# A shared cardiovascular and cerebrovascular risk marker phenotype: physiological context and prognosis

**DOI:** 10.64898/2026.11.20.26366994

**Authors:** Junhua Wu, Qiuxia Chen, Xi Chen, Min Wu, Shuai Mi, Hyo Jung Shin, Hee-Jung Song, Dong Woon Kim, Zhenhua Zhou

## Abstract

Abnormalities in routine cardiovascular and cerebrovascular risk markers often cluster. We characterised their common pattern, the shared adverse physiological axis (SAPA), using systolic and diastolic blood pressure, low- and high-density lipoprotein cholesterol, triglycerides, glycated haemoglobin, body mass index and C-reactive protein. The pattern recurred across clinical cohorts and genetic data. The genetic direction retained an estimated 71.8–91.1% of the linear genetic information these eight markers carried for myocardial infarction and stroke. At similar total fat, participants with higher SAPA had more visceral and less leg fat. Differences in the variability and regional distribution of body fat contributed to weaker marker covariation at older ages, where anatomical associations persisted. The fixed clinical score also distinguished stroke prognosis among Chinese participants initially classified as low risk. Net stroke probabilities over approximately seven years were 2.560% (95% interval, 1.742–3.431%) and 9.351% (5.906–13.037%) in the low and high SAPA groups.
