## Supplementary tables, figure source data and SAPA calculator for "A shared cardiovascular and cerebrovascular risk marker phenotype: physiological context and prognosis": Extended_Data_Figure_1_a.csv

source	model	metric	value	sample_scope
Pan-UKB	Pure factor	SRMR	0.135446801313697	Full sample
Pan-UKB	Fixed local	SRMR	0.061696006049866	Full sample
BBJ	Pure factor	SRMR	0.14221355194855	Full sample
BBJ	Fixed local	SRMR	0.0642083704201028	Full sample
NHANES	Pure factor	SRMR	0.139340864641855	Age 40-54 years
NHANES	Fixed local	SRMR	0.0445092280196817	Age 40-54 years
CHARLS	Pure factor	SRMR	0.1241641	Age 40-54 years
CHARLS	Fixed local	SRMR	0.039518332	Age 40-54 years
ELSA	Pure factor	SRMR	0.16113942	Age 40-54 years
ELSA	Fixed local	SRMR	0.048355604	Age 40-54 years
