## Supplementary tables, figure source data and SAPA calculator for "A shared cardiovascular and cerebrovascular risk marker phenotype: physiological context and prognosis": Extended_Data_Figure_1_b.csv

transition	metric	value
Wave 2-4	CFI	-0.003136306481
Wave 2-4	RMSEA	-0.001514483452
Wave 2-4	SRMR	0.0006009266554
Wave 4-6	CFI	-0.001608812206
Wave 4-6	RMSEA	-0.001923173462
Wave 4-6	SRMR	0.001187435564
Wave 6-8	CFI	-0.0007462940212
Wave 6-8	RMSEA	-0.002424352829
Wave 6-8	SRMR	0.0006436659028
