## Supplementary tables, figure source data and SAPA calculator for "A shared cardiovascular and cerebrovascular risk marker phenotype: physiological context and prognosis": Extended_Data_Figure_1_c.csv

source	pair	estimate	lower	upper
Pan-UKB	SBP-DBP	0.768143932604767	0.740557636175538	0.796881280237168
Pan-UKB	HDL-TG	-0.466537898622568	-0.551787589840993	-0.374490606102327
Pan-UKB	BMI-CRP	0.203755800824369	0.0919422111463601	0.307536688101731
BBJ	SBP-DBP	0.841182023443999	0.777862997940896	0.891531066531343
BBJ	HDL-TG	-0.564061928394822	-0.730726922006114	-0.354440428738283
BBJ	BMI-CRP	-0.435995831269192	-7.95156068960619	0.495615528608147
