## Supplementary tables, figure source data and SAPA calculator for "A shared cardiovascular and cerebrovascular risk marker phenotype: physiological context and prognosis": Extended_Data_Figure_1_d.csv

transition	pair	first	second
Wave 2-4	SBP-DBP	0.4900749439	0.4592740009
Wave 2-4	HDL-TG	-0.05424758712	-0.07602476801
Wave 2-4	BMI-CRP	-0.001887380384	0.03556159369
Wave 4-6	SBP-DBP	0.4616957619	0.4262995989
Wave 4-6	HDL-TG	-0.07301784041	-0.1537915244
Wave 4-6	BMI-CRP	0.01927082936	0.02713492244
Wave 6-8	SBP-DBP	0.4820846058	0.4359240676
Wave 6-8	HDL-TG	-0.1306200636	-0.09473634334
Wave 6-8	BMI-CRP	0.0393621482	0.03511396359
