## Supplementary tables, figure source data and SAPA calculator for "A shared cardiovascular and cerebrovascular risk marker phenotype: physiological context and prognosis": Extended_Data_Figure_2_a.csv

source	layer	sample_scope	trait_1	trait_2	domain_1	domain_2	pair_scope	correlation_raw	adverse_oriented_correlation	n_complete8	pair_key
Pan-UKB	Genetic	Genetic reference	SBP	DBP	Haemodynamic	Haemodynamic	Within domain	0.7932734079	0.7932734079		SBP|DBP
Pan-UKB	Genetic	Genetic reference	SBP	LDL-C	Haemodynamic	Lipid	Cross domain	0.06718152301	0.06718152301		SBP|LDL-C
Pan-UKB	Genetic	Genetic reference	SBP	HDL-C	Haemodynamic	Lipid	Cross domain	-0.1357970147	0.1357970147		SBP|HDL-C
Pan-UKB	Genetic	Genetic reference	SBP	TG	Haemodynamic	Lipid	Cross domain	0.1581869327	0.1581869327		SBP|TG
Pan-UKB	Genetic	Genetic reference	SBP	HbA1c	Haemodynamic	Glycaemic	Cross domain	0.1614903387	0.1614903387		SBP|HbA1c
Pan-UKB	Genetic	Genetic reference	SBP	BMI	Haemodynamic	Adiposity	Cross domain	0.2277134407	0.2277134407		SBP|BMI
Pan-UKB	Genetic	Genetic reference	SBP	CRP	Haemodynamic	Inflammatory	Cross domain	0.2126958824	0.2126958824		SBP|CRP
Pan-UKB	Genetic	Genetic reference	DBP	LDL-C	Haemodynamic	Lipid	Cross domain	0.0829306307	0.0829306307		DBP|LDL-C
Pan-UKB	Genetic	Genetic reference	DBP	HDL-C	Haemodynamic	Lipid	Cross domain	-0.216403075	0.216403075		DBP|HDL-C
Pan-UKB	Genetic	Genetic reference	DBP	TG	Haemodynamic	Lipid	Cross domain	0.198297265	0.198297265		DBP|TG
Pan-UKB	Genetic	Genetic reference	DBP	HbA1c	Haemodynamic	Glycaemic	Cross domain	0.144625469	0.144625469		DBP|HbA1c
Pan-UKB	Genetic	Genetic reference	DBP	BMI	Haemodynamic	Adiposity	Cross domain	0.3356294146	0.3356294146		DBP|BMI
Pan-UKB	Genetic	Genetic reference	DBP	CRP	Haemodynamic	Inflammatory	Cross domain	0.2777015411	0.2777015411		DBP|CRP
Pan-UKB	Genetic	Genetic reference	LDL-C	HDL-C	Lipid	Lipid	Within domain	-0.01306960609	0.01306960609		LDL-C|HDL-C
Pan-UKB	Genetic	Genetic reference	LDL-C	TG	Lipid	Lipid	Within domain	0.4203683158	0.4203683158		LDL-C|TG
Pan-UKB	Genetic	Genetic reference	LDL-C	HbA1c	Lipid	Glycaemic	Cross domain	0.241014927	0.241014927		LDL-C|HbA1c
Pan-UKB	Genetic	Genetic reference	LDL-C	BMI	Lipid	Adiposity	Cross domain	0.09960918103	0.09960918103		LDL-C|BMI
Pan-UKB	Genetic	Genetic reference	LDL-C	CRP	Lipid	Inflammatory	Cross domain	0.1902075403	0.1902075403		LDL-C|CRP
Pan-UKB	Genetic	Genetic reference	HDL-C	TG	Lipid	Lipid	Within domain	-0.6160627812	0.6160627812		HDL-C|TG
Pan-UKB	Genetic	Genetic reference	HDL-C	HbA1c	Lipid	Glycaemic	Cross domain	-0.1854381535	0.1854381535		HDL-C|HbA1c
Pan-UKB	Genetic	Genetic reference	HDL-C	BMI	Lipid	Adiposity	Cross domain	-0.4176017218	0.4176017218		HDL-C|BMI
Pan-UKB	Genetic	Genetic reference	HDL-C	CRP	Lipid	Inflammatory	Cross domain	-0.346382803	0.346382803		HDL-C|CRP
Pan-UKB	Genetic	Genetic reference	TG	HbA1c	Lipid	Glycaemic	Cross domain	0.2861351089	0.2861351089		TG|HbA1c
Pan-UKB	Genetic	Genetic reference	TG	BMI	Lipid	Adiposity	Cross domain	0.344033789	0.344033789		TG|BMI
Pan-UKB	Genetic	Genetic reference	TG	CRP	Lipid	Inflammatory	Cross domain	0.3560270011	0.3560270011		TG|CRP
Pan-UKB	Genetic	Genetic reference	HbA1c	BMI	Glycaemic	Adiposity	Cross domain	0.2886206498	0.2886206498		HbA1c|BMI
Pan-UKB	Genetic	Genetic reference	HbA1c	CRP	Glycaemic	Inflammatory	Cross domain	0.2573854306	0.2573854306		HbA1c|CRP
Pan-UKB	Genetic	Genetic reference	BMI	CRP	Adiposity	Inflammatory	Cross domain	0.5757616478	0.5757616478		BMI|CRP
BBJ	Genetic	Genetic reference	SBP	DBP	Haemodynamic	Haemodynamic	Within domain	0.8589306173	0.8589306173		SBP|DBP
BBJ	Genetic	Genetic reference	SBP	LDL-C	Haemodynamic	Lipid	Cross domain	-0.1909738511	-0.1909738511		SBP|LDL-C
BBJ	Genetic	Genetic reference	SBP	HDL-C	Haemodynamic	Lipid	Cross domain	-0.1215562617	0.1215562617		SBP|HDL-C
BBJ	Genetic	Genetic reference	SBP	TG	Haemodynamic	Lipid	Cross domain	0.1526826588	0.1526826588		SBP|TG
BBJ	Genetic	Genetic reference	SBP	HbA1c	Haemodynamic	Glycaemic	Cross domain	0.02217882088	0.02217882088		SBP|HbA1c
BBJ	Genetic	Genetic reference	SBP	BMI	Haemodynamic	Adiposity	Cross domain	0.2778815752	0.2778815752		SBP|BMI
BBJ	Genetic	Genetic reference	SBP	CRP	Haemodynamic	Inflammatory	Cross domain	0.2797988357	0.2797988357		SBP|CRP
BBJ	Genetic	Genetic reference	DBP	LDL-C	Haemodynamic	Lipid	Cross domain	-0.1008455298	-0.1008455298		DBP|LDL-C
BBJ	Genetic	Genetic reference	DBP	HDL-C	Haemodynamic	Lipid	Cross domain	-0.03442904574	0.03442904574		DBP|HDL-C
BBJ	Genetic	Genetic reference	DBP	TG	Haemodynamic	Lipid	Cross domain	0.07860635634	0.07860635634		DBP|TG
BBJ	Genetic	Genetic reference	DBP	HbA1c	Haemodynamic	Glycaemic	Cross domain	-0.05128415792	-0.05128415792		DBP|HbA1c
BBJ	Genetic	Genetic reference	DBP	BMI	Haemodynamic	Adiposity	Cross domain	0.2829254909	0.2829254909		DBP|BMI
BBJ	Genetic	Genetic reference	DBP	CRP	Haemodynamic	Inflammatory	Cross domain	0.2404832691	0.2404832691		DBP|CRP
BBJ	Genetic	Genetic reference	LDL-C	HDL-C	Lipid	Lipid	Within domain	0.06234295819	-0.06234295819		LDL-C|HDL-C
BBJ	Genetic	Genetic reference	LDL-C	TG	Lipid	Lipid	Within domain	0.01501453984	0.01501453984		LDL-C|TG
BBJ	Genetic	Genetic reference	LDL-C	HbA1c	Lipid	Glycaemic	Cross domain	0.1150668742	0.1150668742		LDL-C|HbA1c
BBJ	Genetic	Genetic reference	LDL-C	BMI	Lipid	Adiposity	Cross domain	0.009594629215	0.009594629215		LDL-C|BMI
BBJ	Genetic	Genetic reference	LDL-C	CRP	Lipid	Inflammatory	Cross domain	0.05503389899	0.05503389899		LDL-C|CRP
BBJ	Genetic	Genetic reference	HDL-C	TG	Lipid	Lipid	Within domain	-0.6132541984	0.6132541984		HDL-C|TG
BBJ	Genetic	Genetic reference	HDL-C	HbA1c	Lipid	Glycaemic	Cross domain	-0.1507680524	0.1507680524		HDL-C|HbA1c
BBJ	Genetic	Genetic reference	HDL-C	BMI	Lipid	Adiposity	Cross domain	-0.2735354304	0.2735354304		HDL-C|BMI
BBJ	Genetic	Genetic reference	HDL-C	CRP	Lipid	Inflammatory	Cross domain	-0.3236618042	0.3236618042		HDL-C|CRP
BBJ	Genetic	Genetic reference	TG	HbA1c	Lipid	Glycaemic	Cross domain	0.1690431956	0.1690431956		TG|HbA1c
BBJ	Genetic	Genetic reference	TG	BMI	Lipid	Adiposity	Cross domain	0.2866055347	0.2866055347		TG|BMI
BBJ	Genetic	Genetic reference	TG	CRP	Lipid	Inflammatory	Cross domain	0.117857249	0.117857249		TG|CRP
BBJ	Genetic	Genetic reference	HbA1c	BMI	Glycaemic	Adiposity	Cross domain	0.01048627013	0.01048627013		HbA1c|BMI
BBJ	Genetic	Genetic reference	HbA1c	CRP	Glycaemic	Inflammatory	Cross domain	0.1211924206	0.1211924206		HbA1c|CRP
BBJ	Genetic	Genetic reference	BMI	CRP	Adiposity	Inflammatory	Cross domain	0.4372617292	0.4372617292		BMI|CRP
CHARLS	Clinical	Age 40-54 years	SBP	DBP	Haemodynamic	Haemodynamic	Within domain	0.8246108183	0.8246108183	3127	SBP|DBP
CHARLS	Clinical	Age 40-54 years	SBP	LDL-C	Haemodynamic	Lipid	Cross domain	0.03405867071	0.03405867071	3127	SBP|LDL-C
CHARLS	Clinical	Age 40-54 years	SBP	HDL-C	Haemodynamic	Lipid	Cross domain	-0.09127074169	0.09127074169	3127	SBP|HDL-C
CHARLS	Clinical	Age 40-54 years	SBP	TG	Haemodynamic	Lipid	Cross domain	0.1422534628	0.1422534628	3127	SBP|TG
CHARLS	Clinical	Age 40-54 years	SBP	HbA1c	Haemodynamic	Glycaemic	Cross domain	0.05108944231	0.05108944231	3127	SBP|HbA1c
CHARLS	Clinical	Age 40-54 years	SBP	BMI	Haemodynamic	Adiposity	Cross domain	0.2153271366	0.2153271366	3127	SBP|BMI
CHARLS	Clinical	Age 40-54 years	SBP	CRP	Haemodynamic	Inflammatory	Cross domain	0.1191551237	0.1191551237	3127	SBP|CRP
CHARLS	Clinical	Age 40-54 years	DBP	LDL-C	Haemodynamic	Lipid	Cross domain	0.05133358401	0.05133358401	3127	DBP|LDL-C
CHARLS	Clinical	Age 40-54 years	DBP	HDL-C	Haemodynamic	Lipid	Cross domain	-0.1072944115	0.1072944115	3127	DBP|HDL-C
CHARLS	Clinical	Age 40-54 years	DBP	TG	Haemodynamic	Lipid	Cross domain	0.1637385115	0.1637385115	3127	DBP|TG
CHARLS	Clinical	Age 40-54 years	DBP	HbA1c	Haemodynamic	Glycaemic	Cross domain	0.04796527183	0.04796527183	3127	DBP|HbA1c
CHARLS	Clinical	Age 40-54 years	DBP	BMI	Haemodynamic	Adiposity	Cross domain	0.2453563403	0.2453563403	3127	DBP|BMI
CHARLS	Clinical	Age 40-54 years	DBP	CRP	Haemodynamic	Inflammatory	Cross domain	0.1499108383	0.1499108383	3127	DBP|CRP
CHARLS	Clinical	Age 40-54 years	LDL-C	HDL-C	Lipid	Lipid	Within domain	0.1148560559	-0.1148560559	3127	LDL-C|HDL-C
CHARLS	Clinical	Age 40-54 years	LDL-C	TG	Lipid	Lipid	Within domain	-0.05180420851	-0.05180420851	3127	LDL-C|TG
CHARLS	Clinical	Age 40-54 years	LDL-C	HbA1c	Lipid	Glycaemic	Cross domain	0.1175564807	0.1175564807	3127	LDL-C|HbA1c
CHARLS	Clinical	Age 40-54 years	LDL-C	BMI	Lipid	Adiposity	Cross domain	0.07245369027	0.07245369027	3127	LDL-C|BMI
CHARLS	Clinical	Age 40-54 years	LDL-C	CRP	Lipid	Inflammatory	Cross domain	0.05662529965	0.05662529965	3127	LDL-C|CRP
CHARLS	Clinical	Age 40-54 years	HDL-C	TG	Lipid	Lipid	Within domain	-0.5403456412	0.5403456412	3127	HDL-C|TG
CHARLS	Clinical	Age 40-54 years	HDL-C	HbA1c	Lipid	Glycaemic	Cross domain	-0.07404148602	0.07404148602	3127	HDL-C|HbA1c
CHARLS	Clinical	Age 40-54 years	HDL-C	BMI	Lipid	Adiposity	Cross domain	-0.2976824351	0.2976824351	3127	HDL-C|BMI
CHARLS	Clinical	Age 40-54 years	HDL-C	CRP	Lipid	Inflammatory	Cross domain	-0.1846730101	0.1846730101	3127	HDL-C|CRP
CHARLS	Clinical	Age 40-54 years	TG	HbA1c	Lipid	Glycaemic	Cross domain	0.1620036363	0.1620036363	3127	TG|HbA1c
CHARLS	Clinical	Age 40-54 years	TG	BMI	Lipid	Adiposity	Cross domain	0.2502479533	0.2502479533	3127	TG|BMI
CHARLS	Clinical	Age 40-54 years	TG	CRP	Lipid	Inflammatory	Cross domain	0.1532090002	0.1532090002	3127	TG|CRP
CHARLS	Clinical	Age 40-54 years	HbA1c	BMI	Glycaemic	Adiposity	Cross domain	0.1143198703	0.1143198703	3127	HbA1c|BMI
CHARLS	Clinical	Age 40-54 years	HbA1c	CRP	Glycaemic	Inflammatory	Cross domain	0.1430403097	0.1430403097	3127	HbA1c|CRP
CHARLS	Clinical	Age 40-54 years	BMI	CRP	Adiposity	Inflammatory	Cross domain	0.2491652219	0.2491652219	3127	BMI|CRP
ELSA	Clinical	Age 40-54 years	SBP	DBP	Haemodynamic	Haemodynamic	Within domain	0.7959262126	0.7959262126	413	SBP|DBP
ELSA	Clinical	Age 40-54 years	SBP	LDL-C	Haemodynamic	Lipid	Cross domain	0.08826775016	0.08826775016	413	SBP|LDL-C
ELSA	Clinical	Age 40-54 years	SBP	HDL-C	Haemodynamic	Lipid	Cross domain	-0.09980910071	0.09980910071	413	SBP|HDL-C
ELSA	Clinical	Age 40-54 years	SBP	TG	Haemodynamic	Lipid	Cross domain	0.1992360136	0.1992360136	413	SBP|TG
ELSA	Clinical	Age 40-54 years	SBP	HbA1c	Haemodynamic	Glycaemic	Cross domain	0.1242422693	0.1242422693	413	SBP|HbA1c
ELSA	Clinical	Age 40-54 years	SBP	BMI	Haemodynamic	Adiposity	Cross domain	0.235084304	0.235084304	413	SBP|BMI
ELSA	Clinical	Age 40-54 years	SBP	CRP	Haemodynamic	Inflammatory	Cross domain	0.1515297424	0.1515297424	413	SBP|CRP
ELSA	Clinical	Age 40-54 years	DBP	LDL-C	Haemodynamic	Lipid	Cross domain	0.1171739995	0.1171739995	413	DBP|LDL-C
ELSA	Clinical	Age 40-54 years	DBP	HDL-C	Haemodynamic	Lipid	Cross domain	-0.1058273417	0.1058273417	413	DBP|HDL-C
ELSA	Clinical	Age 40-54 years	DBP	TG	Haemodynamic	Lipid	Cross domain	0.219728336	0.219728336	413	DBP|TG
ELSA	Clinical	Age 40-54 years	DBP	HbA1c	Haemodynamic	Glycaemic	Cross domain	0.0240412198	0.0240412198	413	DBP|HbA1c
ELSA	Clinical	Age 40-54 years	DBP	BMI	Haemodynamic	Adiposity	Cross domain	0.2758662889	0.2758662889	413	DBP|BMI
ELSA	Clinical	Age 40-54 years	DBP	CRP	Haemodynamic	Inflammatory	Cross domain	0.1951655272	0.1951655272	413	DBP|CRP
ELSA	Clinical	Age 40-54 years	LDL-C	HDL-C	Lipid	Lipid	Within domain	-0.1481312324	0.1481312324	413	LDL-C|HDL-C
ELSA	Clinical	Age 40-54 years	LDL-C	TG	Lipid	Lipid	Within domain	0.2376650615	0.2376650615	413	LDL-C|TG
ELSA	Clinical	Age 40-54 years	LDL-C	HbA1c	Lipid	Glycaemic	Cross domain	-0.09306012742	-0.09306012742	413	LDL-C|HbA1c
ELSA	Clinical	Age 40-54 years	LDL-C	BMI	Lipid	Adiposity	Cross domain	0.08723572239	0.08723572239	413	LDL-C|BMI
ELSA	Clinical	Age 40-54 years	LDL-C	CRP	Lipid	Inflammatory	Cross domain	0.1604291206	0.1604291206	413	LDL-C|CRP
ELSA	Clinical	Age 40-54 years	HDL-C	TG	Lipid	Lipid	Within domain	-0.5703376998	0.5703376998	413	HDL-C|TG
ELSA	Clinical	Age 40-54 years	HDL-C	HbA1c	Lipid	Glycaemic	Cross domain	-0.2058710894	0.2058710894	413	HDL-C|HbA1c
ELSA	Clinical	Age 40-54 years	HDL-C	BMI	Lipid	Adiposity	Cross domain	-0.3682214806	0.3682214806	413	HDL-C|BMI
ELSA	Clinical	Age 40-54 years	HDL-C	CRP	Lipid	Inflammatory	Cross domain	-0.251537279	0.251537279	413	HDL-C|CRP
ELSA	Clinical	Age 40-54 years	TG	HbA1c	Lipid	Glycaemic	Cross domain	0.1887463137	0.1887463137	413	TG|HbA1c
ELSA	Clinical	Age 40-54 years	TG	BMI	Lipid	Adiposity	Cross domain	0.3137466385	0.3137466385	413	TG|BMI
ELSA	Clinical	Age 40-54 years	TG	CRP	Lipid	Inflammatory	Cross domain	0.2255286981	0.2255286981	413	TG|CRP
ELSA	Clinical	Age 40-54 years	HbA1c	BMI	Glycaemic	Adiposity	Cross domain	0.26516923	0.26516923	413	HbA1c|BMI
ELSA	Clinical	Age 40-54 years	HbA1c	CRP	Glycaemic	Inflammatory	Cross domain	0.1747109345	0.1747109345	413	HbA1c|CRP
ELSA	Clinical	Age 40-54 years	BMI	CRP	Adiposity	Inflammatory	Cross domain	0.5135311042	0.5135311042	413	BMI|CRP
NHANES	Clinical	Age 40-54 years	SBP	DBP	Haemodynamic	Haemodynamic	Within domain	0.671383638244548	0.671383638244548	1104	SBP|DBP
NHANES	Clinical	Age 40-54 years	SBP	LDL-C	Haemodynamic	Lipid	Cross domain	0.0612414321492826	0.0612414321492826	1104	SBP|LDL-C
NHANES	Clinical	Age 40-54 years	SBP	HDL-C	Haemodynamic	Lipid	Cross domain	-0.0991383486542382	0.0991383486542382	1104	SBP|HDL-C
NHANES	Clinical	Age 40-54 years	SBP	TG	Haemodynamic	Lipid	Cross domain	0.159991793757778	0.159991793757778	1104	SBP|TG
NHANES	Clinical	Age 40-54 years	SBP	HbA1c	Haemodynamic	Glycaemic	Cross domain	0.195823436965996	0.195823436965996	1104	SBP|HbA1c
NHANES	Clinical	Age 40-54 years	SBP	BMI	Haemodynamic	Adiposity	Cross domain	0.267820771831814	0.267820771831814	1104	SBP|BMI
NHANES	Clinical	Age 40-54 years	SBP	CRP	Haemodynamic	Inflammatory	Cross domain	0.15010329840417	0.15010329840417	1104	SBP|CRP
NHANES	Clinical	Age 40-54 years	DBP	LDL-C	Haemodynamic	Lipid	Cross domain	0.067346649051021	0.067346649051021	1104	DBP|LDL-C
NHANES	Clinical	Age 40-54 years	DBP	HDL-C	Haemodynamic	Lipid	Cross domain	-0.122987075180542	0.122987075180542	1104	DBP|HDL-C
NHANES	Clinical	Age 40-54 years	DBP	TG	Haemodynamic	Lipid	Cross domain	0.149827059507253	0.149827059507253	1104	DBP|TG
NHANES	Clinical	Age 40-54 years	DBP	HbA1c	Haemodynamic	Glycaemic	Cross domain	0.11807303222739	0.11807303222739	1104	DBP|HbA1c
NHANES	Clinical	Age 40-54 years	DBP	BMI	Haemodynamic	Adiposity	Cross domain	0.190118706905181	0.190118706905181	1104	DBP|BMI
NHANES	Clinical	Age 40-54 years	DBP	CRP	Haemodynamic	Inflammatory	Cross domain	0.0621782950322896	0.0621782950322896	1104	DBP|CRP
NHANES	Clinical	Age 40-54 years	LDL-C	HDL-C	Lipid	Lipid	Within domain	-0.133363073826985	0.133363073826985	1104	LDL-C|HDL-C
NHANES	Clinical	Age 40-54 years	LDL-C	TG	Lipid	Lipid	Within domain	0.25859180570548	0.25859180570548	1104	LDL-C|TG
NHANES	Clinical	Age 40-54 years	LDL-C	HbA1c	Lipid	Glycaemic	Cross domain	0.0887200745408345	0.0887200745408345	1104	LDL-C|HbA1c
NHANES	Clinical	Age 40-54 years	LDL-C	BMI	Lipid	Adiposity	Cross domain	-0.00783221963255591	-0.00783221963255591	1104	LDL-C|BMI
NHANES	Clinical	Age 40-54 years	LDL-C	CRP	Lipid	Inflammatory	Cross domain	0.0682384551285651	0.0682384551285651	1104	LDL-C|CRP
NHANES	Clinical	Age 40-54 years	HDL-C	TG	Lipid	Lipid	Within domain	-0.490591419900215	0.490591419900215	1104	HDL-C|TG
NHANES	Clinical	Age 40-54 years	HDL-C	HbA1c	Lipid	Glycaemic	Cross domain	-0.173824382438487	0.173824382438487	1104	HDL-C|HbA1c
NHANES	Clinical	Age 40-54 years	HDL-C	BMI	Lipid	Adiposity	Cross domain	-0.225040868862468	0.225040868862468	1104	HDL-C|BMI
NHANES	Clinical	Age 40-54 years	HDL-C	CRP	Lipid	Inflammatory	Cross domain	-0.219441146907409	0.219441146907409	1104	HDL-C|CRP
NHANES	Clinical	Age 40-54 years	TG	HbA1c	Lipid	Glycaemic	Cross domain	0.202528322771425	0.202528322771425	1104	TG|HbA1c
NHANES	Clinical	Age 40-54 years	TG	BMI	Lipid	Adiposity	Cross domain	0.140704926000346	0.140704926000346	1104	TG|BMI
NHANES	Clinical	Age 40-54 years	TG	CRP	Lipid	Inflammatory	Cross domain	0.164924060942156	0.164924060942156	1104	TG|CRP
NHANES	Clinical	Age 40-54 years	HbA1c	BMI	Glycaemic	Adiposity	Cross domain	0.220543330487498	0.220543330487498	1104	HbA1c|BMI
NHANES	Clinical	Age 40-54 years	HbA1c	CRP	Glycaemic	Inflammatory	Cross domain	0.242541538029539	0.242541538029539	1104	HbA1c|CRP
NHANES	Clinical	Age 40-54 years	BMI	CRP	Adiposity	Inflammatory	Cross domain	0.559979086236265	0.559979086236265	1104	BMI|CRP
