## Supplementary tables, figure source data and SAPA calculator for "A shared cardiovascular and cerebrovascular risk marker phenotype: physiological context and prognosis": Extended_Data_Figure_2_b.csv

indicator	observed_source_variable	adjusted_source_variable	calculator_reference_unit	transformation_before_standardisation	NHANES_reference_mean	NHANES_reference_sd	projection_loading_frozen	medication_adjustment_rule
SBP	SBP_mean	SBP_c	mmHg	identity	125.889299739127	19.3283521104695	0.392562	+10 mmHg if antihypertensive medication = Yes
DBP	DBP_mean	DBP_c	mmHg	identity	72.3085558109613	11.8285951530586	0.2875	+5 mmHg if antihypertensive medication = Yes
LDL	LBDLDL	LDL_c	mg/dL	identity	117.720489114109	36.3155706912103	0.352646	x1.3 if lipid-lowering medication = Yes
HDL	LBDHDD	HDL_c	mg/dL	identity	55.1045830570953	17.3360977057968	-0.413997	unchanged
lnTG	LBXTR	TG_log	mg/dL	natural log	4.537647063786	0.592184147889648	0.629933	unchanged
HbA1c	LBXGH	HbA1c_c	NGSP %	identity	5.74264956338763	1.08363802210029	0.442657	+0.5 percentage points if glucose-lowering medication = Yes
BMI	BMXBMI	BMI_c	kg/m^2	identity	29.5624364493185	7.13127073285116	0.448779	unchanged
lnCRP	LBXHSCRP	CRP_log	mg/L	natural log	0.596453219072588	1.23541639029462	0.423349	unchanged
