## Supplementary tables, figure source data and SAPA calculator for "A shared cardiovascular and cerebrovascular risk marker phenotype: physiological context and prognosis": Extended_Data_Figure_2_c.csv

source	layer	sample_scope	biomarker	estimate	lower	upper	interval_available	source_role
BBJ	Genetic	Age-independent genetic reference	SBP	0.347401276275835	0.16337667495771	0.507257180569256	True	standardized_loading_intervals
BBJ	Genetic	Age-independent genetic reference	DBP	0.325724894296221	0.158077091187726	0.460077848846243	True	standardized_loading_intervals
BBJ	Genetic	Age-independent genetic reference	LDL-C	-0.0193355579389917	-0.149653715941217	0.0923102940463115	True	standardized_loading_intervals
BBJ	Genetic	Age-independent genetic reference	HDL-C	-0.334446810352415	-0.651280526125292	-0.133718345552497	True	standardized_loading_intervals
BBJ	Genetic	Age-independent genetic reference	TG	0.337418901637423	0.142743567951733	0.548942840506467	True	standardized_loading_intervals
BBJ	Genetic	Age-independent genetic reference	HbA1c	0.0624917623893305	-0.0520791415204999	0.250419110408289	True	standardized_loading_intervals
BBJ	Genetic	Age-independent genetic reference	BMI	0.826195424540255	0.542509246261412	1.82662288834181	True	standardized_loading_intervals
BBJ	Genetic	Age-independent genetic reference	CRP	0.731850847026355	0.225703791193224	1.81652690006599	True	standardized_loading_intervals
Pan-UKB	Genetic	Age-independent genetic reference	SBP	0.311583284863786	0.266718150603671	0.35358750944379	True	standardized_loading_intervals
Pan-UKB	Genetic	Age-independent genetic reference	DBP	0.419898031227582	0.374295234410826	0.464841533191614	True	standardized_loading_intervals
Pan-UKB	Genetic	Age-independent genetic reference	LDL-C	0.238290217680897	0.186551350665238	0.294541809053764	True	standardized_loading_intervals
Pan-UKB	Genetic	Age-independent genetic reference	HDL-C	-0.517498029339424	-0.584215425999827	-0.458177676094163	True	standardized_loading_intervals
Pan-UKB	Genetic	Age-independent genetic reference	TG	0.542353179012852	0.451416286525242	0.662120086958948	True	standardized_loading_intervals
Pan-UKB	Genetic	Age-independent genetic reference	HbA1c	0.425562221617225	0.369048706377136	0.479054210852345	True	standardized_loading_intervals
Pan-UKB	Genetic	Age-independent genetic reference	BMI	0.708577564228894	0.645112212162994	0.771096029063682	True	standardized_loading_intervals
Pan-UKB	Genetic	Age-independent genetic reference	CRP	0.660146888881418	0.595100525544413	0.728333612841218	True	standardized_loading_intervals
