## Supplementary tables, figure source data and SAPA calculator for "A shared cardiovascular and cerebrovascular risk marker phenotype: physiological context and prognosis": Extended_Data_Figure_2_d.csv

source	model	metric	value	sample_scope
Pan-UKB	Pure factor	CFI	0.487679459066031	Genetic source population
Pan-UKB	Fixed local	CFI	0.963711975887444	Genetic source population
BBJ	Pure factor	CFI	0.593425814356471	Genetic source population
BBJ	Fixed local	CFI	0.990680916410634	Genetic source population
NHANES	Pure factor	CFI	0.504179827768179	Clinical ages 40–54 years
NHANES	Fixed local	CFI	0.944791551828864	Clinical ages 40–54 years
CHARLS	Pure factor	CFI	0.69393544	Clinical ages 40–54 years
CHARLS	Fixed local	CFI	0.9666482	Clinical ages 40–54 years
ELSA	Pure factor	CFI	0.56125048	Clinical ages 40–54 years
ELSA	Fixed local	CFI	0.94949213	Clinical ages 40–54 years
