## Supplementary tables, figure source data and SAPA calculator for "A shared cardiovascular and cerebrovascular risk marker phenotype: physiological context and prognosis": Extended_Data_Figure_3_all.csv

indicator	target	mean	lower	upper
BMI	Masked assay	0.390315087060253	0.309095773442588	0.439964520713663
DBP	Masked assay	0.620736137522952	0.559737012783306	0.738469428636076
HbA1c	Masked assay	0.161362220838463	0.128921604643962	0.197114489916863
HDL-C	Masked assay	0.455326535572458	0.354327560914026	0.533171010183301
LDL-C	Masked assay	0.0226649633917919	-0.0624491449929452	0.0845114888203011
log CRP	Masked assay	0.364479925190489	0.251205507076698	0.425558174270305
log TG	Masked assay	0.516327323731254	0.469667134516236	0.568679179477798
SBP	Masked assay	0.599926580653457	0.528036160212218	0.712318512595709
BMI	Complete SAPA coordinate	0.982043023880433	0.979182633382492	0.986292989475641
DBP	Complete SAPA coordinate	0.988784253115821	0.988083773962648	0.990195316739265
HbA1c	Complete SAPA coordinate	0.977503400403541	0.960949127501452	0.983075320408892
HDL-C	Complete SAPA coordinate	0.970336414746256	0.961622978825758	0.982545938137193
LDL-C	Complete SAPA coordinate	0.967148241702485	0.959183783232933	0.98145662706149
log CRP	Complete SAPA coordinate	0.97761068433887	0.975744201407613	0.980368044145595
log TG	Complete SAPA coordinate	0.949613850852072	0.939756954854719	0.962248261943142
SBP	Complete SAPA coordinate	0.977094523493861	0.974438624436453	0.980111863567286
