## Supplementary tables, figure source data and SAPA calculator for "A shared cardiovascular and cerebrovascular risk marker phenotype: physiological context and prognosis": Extended_Data_Figure_5_a_b.csv

id.exposure	id.outcome	outcome	exposure	method	nsnp	b	se	pval	instrument_set	outcome_id	OR	OR_low	OR_high	Holm_main7
gSAPA_Broad	GCST90476623	Stroke	gSAPA_Broad	Inverse variance weighted (multiplicative random effects)	263	0.0928497588937702	0.016709511388252	2.74921076197244e-08	Broad	GCST90476623	1.09729686378848	1.06194179736069	1.13382900105501	3.92730532179451e-08
gSAPA_Broad	GCST90476623	Stroke	gSAPA_Broad	Weighted median	263	0.0966963339090384	0.022644970424911	1.95383575518656e-05	Broad	GCST90476623	1.1015258267864	1.0537046492011	1.15151731369641	5.86150726555968e-05
gSAPA_Broad	GCST90476623	Stroke	gSAPA_Broad	MR Egger	263	-0.0100063479050868	0.0423994908404703	0.813616513878477	Broad	GCST90476623	0.99004354902674	0.911093866777808	1.07583451575194	1
gSAPA_Broad	GCST90476623	Stroke	gSAPA_Broad	Robust adjusted profile score (RAPS)	263	0.0954589103622781	0.0174983947491799	4.8891529637552e-08	Broad	GCST90476623	1.10016361578078	1.06307117798652	1.13855027447954	6.13262717882817e-08
gSAPA_AxisConsistent	GCST90476623	Stroke	gSAPA_AxisConsistent	Inverse variance weighted (multiplicative random effects)	126	0.127413243294787	0.0275029833160432	3.60916437176165e-06	AxisConsistent	GCST90476623	1.13588631821182	1.07627649677841	1.19879764332199	7.21832874352329e-06
gSAPA_AxisConsistent	GCST90476623	Stroke	gSAPA_AxisConsistent	Weighted median	126	0.110235684097687	0.035805137163435	0.00207858995544734	AxisConsistent	GCST90476623	1.11654119045406	1.04087074250053	1.1977128178141	0.00214406058167981
gSAPA_AxisConsistent	GCST90476623	Stroke	gSAPA_AxisConsistent	MR Egger	126	-0.0851294818154777	0.11497043978282	0.460428734873009	AxisConsistent	GCST90476623	0.91839336146268	0.73310118539638	1.15051835023657	0.920857469746017
gSAPA_AxisConsistent	GCST90476623	Stroke	gSAPA_AxisConsistent	Robust adjusted profile score (RAPS)	126	0.128311674600637	0.0290549019600698	1.00460476273279e-05	AxisConsistent	GCST90476623	1.13690729260899	1.07397215226301	1.20353045399167	2.00920952546559e-05
gSAPA_Broad	GCST90477991	Cerebral infarction	gSAPA_Broad	Inverse variance weighted (multiplicative random effects)	263	0.10532026630773	0.0150125692280711	2.29173170283322e-12	Broad	GCST90477991	1.111066390511	1.07884996937949	1.14424485253789	6.87519510849966e-12
gSAPA_Broad	GCST90477991	Cerebral infarction	gSAPA_Broad	Weighted median	263	0.0548904334916418	0.020923686438168	0.00870663472760833	Broad	GCST90477991	1.05642485955096	1.0139767826103	1.10064993895052	0.00870663472760833
gSAPA_Broad	GCST90477991	Cerebral infarction	gSAPA_Broad	MR Egger	263	-0.0266447155255386	0.037337530065156	0.476101344318299	Broad	GCST90477991	0.973707123101032	0.904994625066176	1.0476366768569	1
gSAPA_Broad	GCST90477991	Cerebral infarction	gSAPA_Broad	Robust adjusted profile score (RAPS)	263	0.104475248992766	0.0157667093753199	3.44160552617485e-11	Broad	GCST90477991	1.11012791674208	1.076346567481	1.14496950031093	1.03248165785245e-10
gSAPA_AxisConsistent	GCST90477991	Cerebral infarction	gSAPA_AxisConsistent	Inverse variance weighted (multiplicative random effects)	126	0.15322791777682	0.0249649695204893	8.37158245495455e-10	AxisConsistent	GCST90477991	1.1655906074908	1.10992958626705	1.22404293126382	2.51147473648636e-09
gSAPA_AxisConsistent	GCST90477991	Cerebral infarction	gSAPA_AxisConsistent	Weighted median	126	0.173190872181546	0.0336489049257442	2.64687065288889e-07	AxisConsistent	GCST90477991	1.18909304820895	1.113200298179	1.27015980826795	1.32343532644445e-06
gSAPA_AxisConsistent	GCST90477991	Cerebral infarction	gSAPA_AxisConsistent	MR Egger	126	-0.124916336527824	0.10353306700568	0.229907842880598	AxisConsistent	GCST90477991	0.882570738428289	0.720477460002612	1.08113182101079	0.877414163414068
gSAPA_AxisConsistent	GCST90477991	Cerebral infarction	gSAPA_AxisConsistent	Robust adjusted profile score (RAPS)	126	0.166459557237475	0.0256167000615948	8.1347515474377e-11	AxisConsistent	GCST90477991	1.18111576731994	1.1232775830326	1.24193207171952	3.25390061897508e-10
gSAPA_Broad	GCST90475936	Coronary atherosclerosis	gSAPA_Broad	Inverse variance weighted (multiplicative random effects)	263	0.269420519815563	0.013489269866946	9.46911292294114e-89	Broad	GCST90475936	1.3092055721905	1.27504510043675	1.34428125692774	6.6283790460588e-88
gSAPA_Broad	GCST90475936	Coronary atherosclerosis	gSAPA_Broad	Weighted median	263	0.263431150341446	0.0118209592299334	5.15522314520947e-110	Broad	GCST90475936	1.30138769175888	1.27158235056406	1.33189165728059	3.60865620164663e-109
gSAPA_Broad	GCST90475936	Coronary atherosclerosis	gSAPA_Broad	MR Egger	263	0.216329279900032	0.0335327051029955	5.35551830751835e-10	Broad	GCST90475936	1.24151111635876	1.16253757193149	1.32584949446539	3.74886281526284e-09
gSAPA_Broad	GCST90475936	Coronary atherosclerosis	gSAPA_Broad	Robust adjusted profile score (RAPS)	263	0.264295922278388	0.0110140114240207	3.03680786890731e-127	Broad	GCST90475936	1.3025135820628	1.27469694465046	1.33093723851616	2.12576550823512e-126
gSAPA_AxisConsistent	GCST90475936	Coronary atherosclerosis	gSAPA_AxisConsistent	Inverse variance weighted (multiplicative random effects)	126	0.285791877830673	0.0160023447648995	2.44359655158709e-71	AxisConsistent	GCST90475936	1.33081545422896	1.2897227619914	1.3732174273485	1.71051758611096e-70
gSAPA_AxisConsistent	GCST90475936	Coronary atherosclerosis	gSAPA_AxisConsistent	Weighted median	126	0.266553682896139	0.0181777877897651	1.10100785563894e-48	AxisConsistent	GCST90475936	1.30545766820272	1.25976502922162	1.35280761406933	7.70705498947257e-48
gSAPA_AxisConsistent	GCST90475936	Coronary atherosclerosis	gSAPA_AxisConsistent	MR Egger	126	0.281742208576487	0.0697981100846321	9.42998211853837e-05	AxisConsistent	GCST90475936	1.32543698965277	1.15596779724839	1.51975099801357	0.000660098748297686
gSAPA_AxisConsistent	GCST90475936	Coronary atherosclerosis	gSAPA_AxisConsistent	Robust adjusted profile score (RAPS)	126	0.279464703968205	0.0159281054392423	6.45168638818089e-69	AxisConsistent	GCST90475936	1.32242173573155	1.281774719589	1.36435773026948	4.51618047172662e-68
gSAPA_Broad	GCST90475932	Myocardial infarction	gSAPA_Broad	Inverse variance weighted (multiplicative random effects)	263	0.238747263922761	0.01574589332843	6.26294499173363e-52	Broad	GCST90475932	1.26965760774718	1.23107197349974	1.30945263608556	3.75776699504018e-51
gSAPA_Broad	GCST90475932	Myocardial infarction	gSAPA_Broad	Weighted median	263	0.235054948815653	0.0185009456851505	5.54528044089703e-37	Broad	GCST90475932	1.26497827588129	1.21992953059896	1.31169055122877	3.32716826453822e-36
gSAPA_Broad	GCST90475932	Myocardial infarction	gSAPA_Broad	MR Egger	263	0.147786949361683	0.0391986994709328	0.000201775858374997	Broad	GCST90475932	1.15926588771388	1.07353559791672	1.25184241773163	0.00100887929187498
gSAPA_Broad	GCST90475932	Myocardial infarction	gSAPA_Broad	Robust adjusted profile score (RAPS)	263	0.247887835760039	0.0145950451528354	1.07174861604628e-64	Broad	GCST90475932	1.28131620627529	1.24518180486605	1.31849920553594	6.43049169627768e-64
gSAPA_AxisConsistent	GCST90475932	Myocardial infarction	gSAPA_AxisConsistent	Inverse variance weighted (multiplicative random effects)	126	0.2691085884038	0.0192747208578056	2.66848973013602e-44	AxisConsistent	GCST90475932	1.3087972535351	1.26027523240077	1.35918742733516	1.60109383808161e-43
gSAPA_AxisConsistent	GCST90475932	Myocardial infarction	gSAPA_AxisConsistent	Weighted median	126	0.295308039907092	0.0268756940622313	4.36866653848365e-28	AxisConsistent	GCST90475932	1.34354015893524	1.27459907674008	1.41621015707031	2.62119992309019e-27
gSAPA_AxisConsistent	GCST90475932	Myocardial infarction	gSAPA_AxisConsistent	MR Egger	126	0.251078664891232	0.082583099352698	0.00288382823147453	AxisConsistent	GCST90475932	1.28541119708614	1.09331655782769	1.51125667471582	0.0173029693888472
gSAPA_AxisConsistent	GCST90475932	Myocardial infarction	gSAPA_AxisConsistent	Robust adjusted profile score (RAPS)	126	0.276991486106051	0.0209944274944867	9.55486028519787e-40	AxisConsistent	GCST90475932	1.31915513984019	1.26597478722157	1.37456946262407	5.73291617111872e-39
gSAPA_Broad	R12_I9_STR	Stroke excluding SAH	gSAPA_Broad	Inverse variance weighted (multiplicative random effects)	249	0.0726590963762831	0.012939777931761	1.96365266089725e-08	Broad	R12_I9_STR	1.07536387897759	1.04843348555315	1.1029860149875	3.92730532179451e-08
gSAPA_Broad	R12_I9_STR	Stroke excluding SAH	gSAPA_Broad	Weighted median	249	0.0649592467838551	0.0169386949837718	0.000125583853805741	Broad	R12_I9_STR	1.06711553510798	1.03226911624092	1.10313826826048	0.000251167707611481
gSAPA_Broad	R12_I9_STR	Stroke excluding SAH	gSAPA_Broad	MR Egger	249	-0.00370247041424033	0.033820213574196	0.912914579096814	Broad	R12_I9_STR	0.99630437527808	0.932403060888556	1.06458510255458	1
gSAPA_Broad	R12_I9_STR	Stroke excluding SAH	gSAPA_Broad	Robust adjusted profile score (RAPS)	249	0.0722817475380511	0.0130528836833362	3.06631358941409e-08	Broad	R12_I9_STR	1.07495816821923	1.0478056241096	1.10281433582034	6.13262717882817e-08
gSAPA_AxisConsistent	R12_I9_STR	Stroke excluding SAH	gSAPA_AxisConsistent	Inverse variance weighted (multiplicative random effects)	119	0.0837640643747542	0.0201366883681025	3.18563229548802e-05	AxisConsistent	R12_I9_STR	1.08737231367512	1.04529187764994	1.13114678668071	3.18563229548802e-05
gSAPA_AxisConsistent	R12_I9_STR	Stroke excluding SAH	gSAPA_AxisConsistent	Weighted median	119	0.0871063574873785	0.0266306404912569	0.00107203029083991	AxisConsistent	R12_I9_STR	1.09101271091841	1.03552682007796	1.149471662449	0.00214406058167981
gSAPA_AxisConsistent	R12_I9_STR	Stroke excluding SAH	gSAPA_AxisConsistent	MR Egger	119	0.109141643752648	0.0883831927494449	0.219353540853517	AxisConsistent	R12_I9_STR	1.11532031730881	0.937921132467187	1.32627293185054	0.877414163414068
gSAPA_AxisConsistent	R12_I9_STR	Stroke excluding SAH	gSAPA_AxisConsistent	Robust adjusted profile score (RAPS)	119	0.0894821993016737	0.0207032879992384	1.54533569346601e-05	AxisConsistent	R12_I9_STR	1.09360786615537	1.05011927696067	1.13889744827692	2.00920952546559e-05
gSAPA_Broad	R12_I9_CORATHER	Coronary atherosclerosis	gSAPA_Broad	Inverse variance weighted (multiplicative random effects)	249	0.178989417527454	0.0147154880081482	4.87276702364973e-34	Broad	R12_I9_CORATHER	1.19600808737816	1.16200511583451	1.23100606493172	2.43638351182487e-33
gSAPA_Broad	R12_I9_CORATHER	Coronary atherosclerosis	gSAPA_Broad	Weighted median	249	0.162542073787669	0.0159939888106608	2.90913527001247e-24	Broad	R12_I9_CORATHER	1.17649781712674	1.14018879200702	1.21396309401317	1.45456763500623e-23
gSAPA_Broad	R12_I9_CORATHER	Coronary atherosclerosis	gSAPA_Broad	MR Egger	249	0.190210345907269	0.0389746509709712	1.90079945045175e-06	Broad	R12_I9_CORATHER	1.20950398511473	1.12055044127795	1.30551899862716	1.14047967027105e-05
gSAPA_Broad	R12_I9_CORATHER	Coronary atherosclerosis	gSAPA_Broad	Robust adjusted profile score (RAPS)	249	0.17899885720089	0.0138075055793831	1.96071175689366e-38	Broad	R12_I9_CORATHER	1.19601937735722	1.16408590282649	1.2288288583692	9.80355878446831e-38
gSAPA_AxisConsistent	R12_I9_CORATHER	Coronary atherosclerosis	gSAPA_AxisConsistent	Inverse variance weighted (multiplicative random effects)	119	0.142209200559112	0.0197606141713054	6.17333286606672e-13	AxisConsistent	R12_I9_CORATHER	1.15281779343924	1.10902183466732	1.19834328173421	3.08666643303336e-12
gSAPA_AxisConsistent	R12_I9_CORATHER	Coronary atherosclerosis	gSAPA_AxisConsistent	Weighted median	119	0.109507619409251	0.0240129289132355	5.10658072499248e-06	AxisConsistent	R12_I9_CORATHER	1.11572857209536	1.06443301672897	1.16949608573343	2.04263228999699e-05
gSAPA_AxisConsistent	R12_I9_CORATHER	Coronary atherosclerosis	gSAPA_AxisConsistent	MR Egger	119	0.1345703369272	0.086788464379774	0.123709038999829	AxisConsistent	R12_I9_CORATHER	1.14404512479116	0.965088904127541	1.35618515761679	0.618545194999143
gSAPA_AxisConsistent	R12_I9_CORATHER	Coronary atherosclerosis	gSAPA_AxisConsistent	Robust adjusted profile score (RAPS)	119	0.14808410192585	0.0204459671162329	4.39823907534855e-13	AxisConsistent	R12_I9_CORATHER	1.15961041773142	1.11405889302513	1.20702444846504	2.19911953767428e-12
gSAPA_Broad	R12_I9_MI_STRICT	Myocardial infarction	gSAPA_Broad	Inverse variance weighted (multiplicative random effects)	249	0.190815824175567	0.0168049466955551	7.02474253712348e-30	Broad	R12_I9_MI_STRICT	1.21023653524235	1.17102347180221	1.25076269306649	2.80989701484939e-29
gSAPA_Broad	R12_I9_MI_STRICT	Myocardial infarction	gSAPA_Broad	Weighted median	249	0.183532872646525	0.0210936281659093	3.29355418063633e-18	Broad	R12_I9_MI_STRICT	1.20145445975032	1.15279492277814	1.25216791844922	1.31742167225453e-17
gSAPA_Broad	R12_I9_MI_STRICT	Myocardial infarction	gSAPA_Broad	MR Egger	249	0.155202610160533	0.0444537645313517	0.000569178362112445	Broad	R12_I9_MI_STRICT	1.16789456444038	1.07044369599774	1.27421714822474	0.00227671344844978
gSAPA_Broad	R12_I9_MI_STRICT	Myocardial infarction	gSAPA_Broad	Robust adjusted profile score (RAPS)	249	0.208453373489199	0.0162245369867065	8.82260414414494e-38	Broad	R12_I9_MI_STRICT	1.23177149551503	1.19321731027983	1.27157140957627	3.52904165765798e-37
gSAPA_AxisConsistent	R12_I9_MI_STRICT	Myocardial infarction	gSAPA_AxisConsistent	Inverse variance weighted (multiplicative random effects)	119	0.169049502082076	0.0253529181626839	2.59574620103479e-11	AxisConsistent	R12_I9_MI_STRICT	1.18417875678712	1.12677298581569	1.24450918301946	1.03829848041392e-10
gSAPA_AxisConsistent	R12_I9_MI_STRICT	Myocardial infarction	gSAPA_AxisConsistent	Weighted median	119	0.135475414954335	0.0308168014870499	1.10185611824101e-05	AxisConsistent	R12_I9_MI_STRICT	1.14508104361863	1.07796443904059	1.21637648605712	3.30556835472304e-05
gSAPA_AxisConsistent	R12_I9_MI_STRICT	Myocardial infarction	gSAPA_AxisConsistent	MR Egger	119	0.0522543793171561	0.110779437973741	0.638021221206161	AxisConsistent	R12_I9_MI_STRICT	1.0536437335997	0.848001122819616	1.30915524458577	0.920857469746017
gSAPA_AxisConsistent	R12_I9_MI_STRICT	Myocardial infarction	gSAPA_AxisConsistent	Robust adjusted profile score (RAPS)	119	0.162465968316402	0.0264807284360312	8.50237782150516e-10	AxisConsistent	R12_I9_MI_STRICT	1.176408282613	1.11690753911959	1.23907879473296	2.55071334645155e-09
