## Supplementary tables, figure source data and SAPA calculator for "A shared cardiovascular and cerebrovascular risk marker phenotype: physiological context and prognosis": Extended_Data_Figure_6_a.csv

category	variant	population	metric	target	contrast	estimate	se	lower	upper	df	p	within_var	between_var	imputation_var_fraction	p_Holm_primary	study_period
mean	DXA	all	logFat	SBP	age40	0.0106530442163886	0.0076107681923896	-0.00501632501071275	0.0263224134434899	25.1679241263537	0.17379939428359	5.3604543592043e-05	3.59937407187184e-06	0.0745677846951257	NA	2001-2004
mean	DXA	all	logFat	DBP	age40	0.0246773212786688	0.00866857466632707	0.00658714470425016	0.0427674978530874	19.8655848880851	0.0100128585315614	6.21717826345034e-05	1.08103367593201e-05	0.17263350197783	NA	2001-2004
mean	DXA	all	logFat	LDL	age40	0.0307138290337239	0.00740545578904689	0.0153531723068217	0.0460744857606261	21.9339608120897	0.000423095584169788	4.74309095021334e-05	6.1748882844956e-06	0.135115995014056	NA	2001-2004
mean	DXA	all	logFat	HDL	age40	-0.0324657237125379	0.00522486246812524	-0.043195614688042	-0.0217358327370338	26.5058947941374	1.30772069894104e-06	2.60418298592413e-05	1.04779829298536e-06	0.0460584380859825	NA	2001-2004
mean	DXA	all	logFat	lnTG	age40	0.02783163394084	0.00571023568195177	0.0161226395017559	0.039540628379924	27.3717594357232	4.13395900722073e-05	3.1802084556688e-05	6.70589155622651e-07	0.0246791220066911	NA	2001-2004
mean	DXA	all	logFat	HbA1c	age40	0.00432069027130925	0.00488284056631663	-0.00573869719039236	0.0143800777330109	24.8543478877417	0.384706242728892	2.19159029394917e-05	1.60519088047967e-06	0.0807909735963768	NA	2001-2004
mean	DXA	all	logFat	BMI	age40	0.120341011842887	0.00164115174880668	0.116941789454068	0.123740234231706	22.492771637861	2.83240372909137e-28	2.35671950054428e-06	2.80549635055775e-07	0.124995239897848	NA	2001-2004
mean	DXA	all	logFat	lnCRP	age40	0.112790930468696	0.0100740597076495	0.0921461106511681	0.133435750286223	27.7303493525535	8.49443548179632e-12	0.000100008050239543	1.23219062812094e-06	0.0145696831191306	NA	2001-2004
mean	DXA	all	logFat	SBP	age70	0.00183063060314434	0.0168744032062705	-0.0329720354307629	0.0366332966370516	24.3220936800755	0.914500500889738	0.000258806384702753	2.16159157208662e-05	0.0910957341272941	NA	2001-2004
mean	DXA	all	logFat	DBP	age70	0.00220424155559447	0.0208295453236295	-0.0404647836752743	0.0448732667864633	27.9761930237571	0.916478063216218	0.000430850250485708	2.51642325285649e-06	0.00695993775332892	NA	2001-2004
mean	DXA	all	logFat	LDL	age70	0.0102380446142146	0.0140511496162393	-0.0186118295209102	0.0390879187493393	26.6194716002658	0.472591954373369	0.000188860075127649	7.1456086752433e-06	0.0434306929162201	NA	2001-2004
mean	DXA	all	logFat	HDL	age70	-0.0186150651669185	0.0115032459479897	-0.0422013422287068	0.00497121189486995	27.4081192353862	0.117062067176592	0.000129188942369904	2.61310414169772e-06	0.0236972065229652	NA	2001-2004
mean	DXA	all	logFat	lnTG	age70	0.0221988703506049	0.00998711784012115	0.00169027592938273	0.0427074647718271	26.5375667839511	0.0349520537719206	9.52211971136753e-05	3.76777136565913e-06	0.0453299707489017	NA	2001-2004
mean	DXA	all	logFat	HbA1c	age70	0.00869784300820066	0.00987345451636132	-0.0115685338868096	0.0289642199032109	26.7819181957222	0.386192057425704	9.36253398075442e-05	3.21647023259302e-06	0.0395933749599388	NA	2001-2004
mean	DXA	all	logFat	BMI	age70	0.13181745173208	0.00358179303249714	0.124457884536168	0.139177018927992	26.2132375866008	4.2531757037757e-24	1.21538337424895e-05	5.62839654296329e-07	0.0526459490398855	NA	2001-2004
mean	DXA	all	logFat	lnCRP	age70	0.0858626390620949	0.014275699457018	0.0566048159378472	0.115120462186343	27.6770839491163	1.84313846874062e-06	0.00020050691155835	2.74056952396164e-06	0.0161371664042203	NA	2001-2004
