## Supplementary tables, figure source data and SAPA calculator for "A shared cardiovascular and cerebrovascular risk marker phenotype: physiological context and prognosis": Extended_Data_Figure_6_b.csv

category	variant	population	metric	target	contrast	estimate	se	lower	upper	df	p	within_var	between_var	imputation_var_fraction	p_Holm_primary	study_period
mean	DXA	all	logRatio	SBP	age40	0.0159163408098183	0.0061484384405374	0.00330644292322277	0.0285262386964138	27.2613080568199	0.0152710667965639	3.67595101203701e-05	8.69820947256543e-07	0.0276109563891106	NA	2001-2004
mean	DXA	all	logRatio	DBP	age40	0.0185136589804307	0.0076091618684571	0.00288415106369791	0.0341431668971634	26.3937419286258	0.0220407476712487	5.50847075426754e-05	2.3455306647552e-06	0.0486125849916262	NA	2001-2004
mean	DXA	all	logRatio	LDL	age40	0.0391674849928812	0.00794625040149563	0.0228065354034004	0.055528434582362	25.1412052715984	4.41423728639135e-05	5.84006651931982e-05	3.951858541726e-06	0.0751031484505148	NA	2001-2004
mean	DXA	all	logRatio	HDL	age40	-0.0722805875062642	0.00707249858001243	-0.0868602209299163	-0.057700954082612	24.5500067401152	2.51226144378953e-10	4.56825544451028e-05	3.61473476597922e-06	0.0867185373721374	NA	2001-2004
mean	DXA	all	logRatio	lnTG	age40	0.115404927127397	0.00658748350858103	0.101859891854806	0.128949962399989	25.832712987395	7.4396534893367e-16	4.07531520610051e-05	2.20148909568489e-06	0.060877765407009	NA	2001-2004
mean	DXA	all	logRatio	HbA1c	age40	0.0289767900882578	0.00597619658409532	0.0167216180700418	0.0412319621064738	27.3322356525762	4.44198737018373e-05	3.47957360327308e-05	7.65991315851456e-07	0.0257368470821978	NA	2001-2004
mean	DXA	all	logRatio	BMI	age40	-0.0109370831403537	0.0021882196375964	-0.0154594707326469	-0.00641469554806057	23.4011202590485	4.47081372699007e-05	4.26937955551228e-06	4.32438022375197e-07	0.108373549113301	NA	2001-2004
mean	DXA	all	logRatio	lnCRP	age40	0.0276939506325479	0.00704918304394438	0.0130894973793658	0.04229840388573	22.3875139398529	0.00069898709871675	4.33849213243222e-05	5.2550502189256e-06	0.126905528152342	NA	2001-2004
mean	DXA	all	logRatio	SBP	age70	0.0396335688563017	0.0151062934849506	0.00837646459094919	0.0708906731216543	22.9026020392287	0.0152136074339347	0.000201379489959322	2.23505107451145e-05	0.1175311165892	NA	2001-2004
mean	DXA	all	logRatio	DBP	age70	-0.00467472430632318	0.0142085309368993	-0.033826460856926	0.0244770122442797	27.0348989152992	0.744684658668408	0.00019513818097282	5.62014201000266e-06	0.033406438778532	NA	2001-2004
mean	DXA	all	logRatio	LDL	age70	0.00874725267418685	0.0136371610032338	-0.0194356892640912	0.0369301946124649	23.4155192307542	0.527474189822307	0.000165867189997245	1.67541418590632e-05	0.108107418907294	NA	2001-2004
mean	DXA	all	logRatio	HDL	age70	-0.071897520274689	0.0115381477985685	-0.0955917685174286	-0.0482032720319494	26.5233196125896	1.24596811293096e-06	0.000127050448899093	5.06533810209867e-06	0.0456580636842022	NA	2001-2004
mean	DXA	all	logRatio	lnTG	age70	0.0989629990731285	0.0104872336167412	0.0773828268797685	0.120543171266489	25.4344054520715	8.64445861624208e-10	0.000102374577467355	6.33957622062716e-06	0.069170288744511	NA	2001-2004
mean	DXA	all	logRatio	HbA1c	age70	0.0439171568614396	0.00942181773888643	0.0245475455024132	0.063286768220466	25.9233435672188	8.27373184352802e-05	8.35378552178359e-05	4.3606619057993e-06	0.0589473470809347	NA	2001-2004
mean	DXA	all	logRatio	BMI	age70	-0.0112264315115162	0.00211656867684276	-0.0155785301214741	-0.00687433290155822	25.8257189267756	1.53996705599436e-05	4.20647478301927e-06	2.27823483977187e-07	0.0610260141844205	NA	2001-2004
mean	DXA	all	logRatio	lnCRP	age70	0.0415349959189053	0.014829512118526	0.0111185008579364	0.0719514909798741	27.2132029313831	0.00926897537078331	0.00021356653448423	5.28991265773215e-06	0.0288652963732433	NA	2001-2004
