## Supplementary tables, figure source data and SAPA calculator for "A shared cardiovascular and cerebrovascular risk marker phenotype: physiological context and prognosis": Extended_Data_Figure_6_c.csv

category	variant	population	metric	target	contrast	estimate	se	lower	upper	df	p	within_var	between_var	imputation_var_fraction	p_Holm_primary	study_period
mean	DXA	all	logLean	SBP	age40	0.0695182739124746	0.0205033826711594	0.027382095723515	0.111654452101434	26.1162491754338	0.00222814742536014	0.000397361090129402	1.91896756921644e-05	0.0547769499465885	NA	2001-2004
mean	DXA	all	logLean	DBP	age40	0.017028729655792	0.0211700408623677	-0.0269347693266107	0.0609922286381947	21.4979613258561	0.429984345077628	0.000384085827012857	5.34040025845507e-05	0.142991974028094	NA	2001-2004
mean	DXA	all	logLean	LDL	age40	-0.0439950259511359	0.021625723302184	-0.088443510832645	0.00045345893037322	26.0460646987643	0.052212843192549	0.000441339932573659	2.19433131408046e-05	0.0563043777041964	NA	2001-2004
mean	DXA	all	logLean	HDL	age40	-0.0429079815868173	0.0133688187142439	-0.070392604732563	-0.0154233584410717	25.910458067408	0.00352793414590815	0.000168140684846134	8.82052414015417e-06	0.0592228864635346	NA	2001-2004
mean	DXA	all	logLean	lnTG	age40	-0.0099253613018243	0.0173590695618858	-0.045494885514738	0.0256441629110895	27.80768793767	0.572072463820662	0.000297647167379549	3.07510722903518e-06	0.0122458411990799	NA	2001-2004
mean	DXA	all	logLean	HbA1c	age40	0.0495662905279249	0.0120127725858002	0.0248227151299585	0.0743098659258913	24.9441895009999	0.000359440772156245	0.000132903460502659	9.50270391291072e-06	0.0790208928949954	NA	2001-2004
mean	DXA	all	logLean	BMI	age40	0.296530047615948	0.00848319784893335	0.279144894891892	0.313915200340004	27.7130490837088	1.82599941592861e-24	7.08793011592016e-05	9.04453820788182e-07	0.0150816359022248	NA	2001-2004
mean	DXA	all	logLean	lnCRP	age40	-0.0332895004486882	0.0194058466819739	-0.0732090315667513	0.00663003066937497	25.6014836944127	0.0983456981524576	0.000351834798893321	2.06267387924622e-05	0.0657274257486516	NA	2001-2004
mean	DXA	all	logLean	SBP	age70	-0.0379711568999488	0.0433500342787566	-0.12712344802303	0.0511811342231328	25.7330011634138	0.389176958903477	0.00176086835153373	9.86309336963647e-05	0.0629818625817172	NA	2001-2004
mean	DXA	all	logLean	DBP	age70	0.0101141953994505	0.0518152751738254	-0.0960141619453121	0.116242552744213	28.0611686033488	0.846645085167421	0.00267365333244758	9.30784074305907e-06	0.00416020347253888	NA	2001-2004
mean	DXA	all	logLean	LDL	age70	-0.0133489486079811	0.0329569663255885	-0.0809561334203139	0.0542582362043518	27.1279839815321	0.688623204840729	0.00105242964686876	2.81099854310128e-05	0.0310561352975475	NA	2001-2004
mean	DXA	all	logLean	HDL	age70	-0.0858409105226269	0.0233123801358494	-0.133638206008865	-0.0380436150363886	27.4386816591955	0.00100092489849447	0.000531040664343931	1.03553360453441e-05	0.022865052908039	NA	2001-2004
mean	DXA	all	logLean	lnTG	age70	-0.0243205281684194	0.0281440606656439	-0.0820858051534171	0.0334447488165782	26.817097512087	0.395172528198149	0.000761395385318129	2.55773045277605e-05	0.0387491788687849	NA	2001-2004
mean	DXA	all	logLean	HbA1c	age70	0.0436512872121607	0.0188680173700416	0.00485017039353988	0.0824524040307815	25.7632731269379	0.0289415976634566	0.000333807062750139	1.84958472717092e-05	0.0623451884289779	NA	2001-2004
mean	DXA	all	logLean	BMI	age70	0.280416392536877	0.0100487986927231	0.25981290652172	0.301019878552033	27.4251581585834	1.12785901864563e-21	9.86322190008074e-05	1.95511347172186e-06	0.0232340501307343	NA	2001-2004
mean	DXA	all	logLean	lnCRP	age70	-0.0383386082619558	0.0225977129960402	-0.0847248359223033	0.00804761939839164	26.7589620963627	0.101382537147931	0.000490158042150877	1.70821587504381e-05	0.0401416317537954	NA	2001-2004
