## Supplementary tables, figure source data and SAPA calculator for "A shared cardiovascular and cerebrovascular risk marker phenotype: physiological context and prognosis": Extended_Data_Figure_6_d.csv

category	variant	population	metric	target	contrast	estimate	se	lower	upper	df	p	within_var	between_var	imputation_var_fraction	p_Holm_primary	study_period
mean	DXA	all	logFat	SBP	age40	0.0124770650465929	0.00870087713625359	-0.00650716711365977	0.0314612972068457	11.849997946352	0.17742940755175	7.29161610834456e-05	2.32425154727908e-06	0.0368415846985267	NA	1999-2000
mean	DXA	all	logFat	DBP	age40	0.0258352561825545	0.0136335763508044	-0.00398492760694599	0.055655439972055	11.5960521224683	0.0832922363895134	0.000175941954759051	8.27704112846931e-06	0.053436348062821	NA	1999-2000
mean	DXA	all	logFat	LDL	age40	0.0491858873908101	0.011563582953697	0.0229579279843017	0.0754138467973186	8.84657717118509	0.00221615956502933	0.000105897997826366	2.31820440838877e-05	0.208040616912977	NA	1999-2000
mean	DXA	all	logFat	HDL	age40	-0.02259450545428	0.0104076232547858	-0.0455662365093404	0.000377225600780448	10.7517077750746	0.0532401295445178	9.7084803446339e-05	9.36151530601544e-06	0.103710868723521	NA	1999-2000
mean	DXA	all	logFat	lnTG	age40	0.0376011764833775	0.00902510669381629	0.0175141076579423	0.0576882453088128	10.0819048939211	0.00189567815572266	6.99780954825703e-05	9.56204612683107e-06	0.140872879174454	NA	1999-2000
mean	DXA	all	logFat	HbA1c	age40	-0.011997661947719	0.0109122522906514	-0.0360507441394348	0.0120554202439968	10.8689573909407	0.295320668676094	0.000107523024273108	9.62852148476451e-06	0.0970313454198647	NA	1999-2000
mean	DXA	all	logFat	BMI	age40	0.116306762452448	0.00302457348841519	0.10933248308986	0.123281041815035	8.0026342584352	2.28438293179553e-10	6.81389854214878e-06	1.94512187056269e-06	0.255152472366239	NA	1999-2000
mean	DXA	all	logFat	lnCRP	age40	0.1122409744919	0.0123017127758767	0.0853262270688019	0.139155721914998	11.567324182737	1.26078087795336e-06	0.000142970124927132	6.96834357753044e-06	0.0552560245737553	NA	1999-2000
mean	DXA	all	logFat	SBP	age70	0.0392020958364572	0.0277975875150212	-0.0213027837193509	0.0997069753922653	12.1098196236065	0.183625842777606	0.00075829637602796	1.20079130227517e-05	0.018648099045028	NA	1999-2000
mean	DXA	all	logFat	DBP	age70	0.0559380400949418	0.0220313640718655	0.00776714060574334	0.10410893958414	11.6326157047777	0.0265182031524982	0.000460575632472401	2.06711419955694e-05	0.051104946934802	NA	1999-2000
mean	DXA	all	logFat	LDL	age70	0.0490862028767746	0.0223593160420074	-0.000127904825833886	0.098300310579383	10.9970972410441	0.0505019504983579	0.000455121769730149	3.73477034468505e-05	0.0896454225278764	NA	1999-2000
mean	DXA	all	logFat	HDL	age70	-0.0208032309323462	0.0224470692500655	-0.0696883530383163	0.028081891173624	12.0507640176684	0.372235976531937	0.000492324157733396	9.62230015320045e-06	0.0229161076244872	NA	1999-2000
mean	DXA	all	logFat	lnTG	age70	0.00757516315529683	0.0181843555701432	-0.0320497210052409	0.0472000473158345	11.987515436121	0.68435074899716	0.000321612180534358	7.54883913920115e-06	0.0273946393495768	NA	1999-2000
mean	DXA	all	logFat	HbA1c	age70	-0.0342264924667518	0.0205884696382265	-0.0800499989836239	0.0115970140501204	10.0818996733791	0.127162208921209	0.00036417104922352	4.97616940172108e-05	0.140873164331908	NA	1999-2000
mean	DXA	all	logFat	BMI	age70	0.141471025059998	0.00506008285324636	0.13024211023054	0.152699939889456	10.3090862920495	4.65968288794821e-11	2.23164892209621e-05	2.73995771729644e-06	0.12841325394046	NA	1999-2000
mean	DXA	all	logFat	lnCRP	age70	0.117529446242678	0.0198553135829593	0.0740821607617344	0.160976731723622	11.5532302875326	8.21662638271149e-05	0.000372099243598061	1.8445194899656e-05	0.0561449880441524	NA	1999-2000
