## Supplementary tables, figure source data and SAPA calculator for "A shared cardiovascular and cerebrovascular risk marker phenotype: physiological context and prognosis": Extended_Data_Figure_6_e.csv

category	variant	population	metric	target	contrast	estimate	se	lower	upper	df	p	within_var	between_var	imputation_var_fraction	p_Holm_primary	study_period
mean	DXA	all	logRatio	SBP	age40	0.00992425725228611	0.00849980590137037	-0.00886691300233571	0.0287154275069079	10.6145320745874	0.268532052404284	6.41952500968019e-05	6.70954188680724e-06	0.111443847593603	NA	1999-2000
mean	DXA	all	logRatio	DBP	age40	0.00826815770477973	0.0150818827125767	-0.0249081660607181	0.0414444814702776	11.0509869478488	0.59444331394556	0.000207785560631766	1.63980212701285e-05	0.0865090560661791	NA	1999-2000
mean	DXA	all	logRatio	LDL	age40	0.0390616261853372	0.00970448368041261	0.0175145064350062	0.0606087459356681	10.2664128283832	0.00229388192936741	8.18622042352851e-05	1.02623327234247e-05	0.130762275396304	NA	1999-2000
mean	DXA	all	logRatio	HDL	age40	-0.0619482409400945	0.0104022436025182	-0.0853646219751929	-0.0385318599049961	9.29979631529243	0.000187752343327283	8.83682261715372e-05	1.65320381621608e-05	0.183338471039961	NA	1999-2000
mean	DXA	all	logRatio	lnTG	age40	0.0858727357503658	0.0139809264234206	0.0551111364000719	0.11663433510066	11.030011856581	7.20331476676566e-05	0.000178317641825462	1.42905515263662e-05	0.0877320617968126	NA	1999-2000
mean	DXA	all	logRatio	HbA1c	age40	0.039275033907309	0.0103189920712385	0.0166096245867231	0.0619404432278949	11.188258478981	0.00282669607365834	9.81304162378683e-05	6.95931760701152e-06	0.0784283982863903	NA	1999-2000
mean	DXA	all	logRatio	BMI	age40	-0.00494107834528202	0.00245120680789898	-0.0115089532862638	0.00162679659569976	4.40109531525884	0.107619516533843	2.97499271932055e-06	2.52785174647481e-06	0.504862295484532	NA	1999-2000
mean	DXA	all	logRatio	lnCRP	age40	0.036344077727929	0.019257980048278	-0.0056190081895288	0.0783071636453868	11.9908487501998	0.083568313579779	0.000360796653043406	8.39428541372322e-06	0.0271608597346258	NA	1999-2000
mean	DXA	all	logRatio	SBP	age70	0.0205953425626918	0.0196815563662265	-0.0221813063646132	0.0633719914899968	12.2735927557156	0.315534436774778	0.000384922364817016	2.0344134832799e-06	0.00630233660445267	NA	1999-2000
mean	DXA	all	logRatio	DBP	age70	-0.000515769551548566	0.0289491250901806	-0.064025034479807	0.0629934953767099	11.302331393791	0.986095946637807	0.000778046711753532	5.00042764444954e-05	0.0716007395004681	NA	1999-2000
mean	DXA	all	logRatio	LDL	age70	-0.0172108506813475	0.0188144130862899	-0.0588915361611814	0.0244698347984863	10.4442325402856	0.380947192119013	0.000311170914271178	3.56760212586481e-05	0.120941767109484	NA	1999-2000
mean	DXA	all	logRatio	HDL	age70	-0.0530352792387994	0.0220152982367753	-0.101445642807351	-0.0046249156702478	11.0844085327488	0.0345181226787739	0.000443692205097579	3.41509594638189e-05	0.0845541658332492	NA	1999-2000
mean	DXA	all	logRatio	lnTG	age70	0.0877924077285839	0.01791687073611	0.0487344266790712	0.126850388778097	11.9435503286318	0.000371008864740802	0.000311237473668572	8.14731942158509e-06	0.0304559161890418	NA	1999-2000
mean	DXA	all	logRatio	HbA1c	age70	0.0893258159369005	0.0195866825811199	0.0466757310840805	0.13197590078972	12.0653712997271	0.000645191254120388	0.000375248543238259	6.99132607940502e-06	0.0218685019555908	NA	1999-2000
mean	DXA	all	logRatio	BMI	age70	-0.011543585182838	0.00407933404337403	-0.0208246147498313	-0.00226255561584462	8.67520708243167	0.0204468994905331	1.30221818817718e-05	3.01565362971541e-06	0.217462393951549	NA	1999-2000
mean	DXA	all	logRatio	lnCRP	age70	0.0316781732442404	0.0192658951496162	-0.0105129759997693	0.0738693224882501	11.4741239355859	0.127217751009096	0.000348499367378307	1.88961237814147e-05	0.0610907682160899	NA	1999-2000
