## Supplementary tables, figure source data and SAPA calculator for "A shared cardiovascular and cerebrovascular risk marker phenotype: physiological context and prognosis": Extended_Data_Figure_6_f.csv

category	variant	population	metric	target	contrast	estimate	se	lower	upper	df	p	within_var	between_var	imputation_var_fraction	p_Holm_primary	study_period
mean	DXA	all	logLean	SBP	age40	0.0912765333297043	0.0252714784193836	0.0361943229402162	0.146358743719192	11.9600824116238	0.00358587405657088	0.000619929141721775	1.55987331496616e-05	0.0293095584315956	NA	1999-2000
mean	DXA	all	logLean	DBP	age40	0.0256918176835779	0.0306753927264661	-0.0414715673844013	0.0928552027515572	11.4945113208933	0.419364042801219	0.000884687451284246	4.6910223032236e-05	0.059823040291577	NA	1999-2000
mean	DXA	all	logLean	LDL	age40	-0.109796200205531	0.0290811396476384	-0.174741975212489	-0.0448504251985736	9.83357164269405	0.00373801575878709	0.000715139294934028	0.000108811156892849	0.15439450166044	NA	1999-2000
mean	DXA	all	logLean	HDL	age40	-0.0449875189405268	0.0290095409318917	-0.108883325767321	0.0189082878862669	10.9351372735708	0.149395061674947	0.000763096430786526	6.53808619104765e-05	0.0932288173576679	NA	1999-2000
mean	DXA	all	logLean	lnTG	age40	-0.00635369720768911	0.0280441027902898	-0.0681191721786739	0.0554117777632957	10.9407310223362	0.8249425126056	0.00071340355599124	6.08901211009149e-05	0.0929062612159769	NA	1999-2000
mean	DXA	all	logLean	HbA1c	age40	0.121050345780022	0.0330589234578938	0.0483616370776486	0.193739054482396	11.0919079989918	0.00369364917158255	0.00100096438297148	7.66066976861668e-05	0.0841144430364041	NA	1999-2000
mean	DXA	all	logLean	BMI	age40	0.277263075887438	0.0110604323546595	0.252823546134998	0.301702605639879	10.6578761485479	8.06915608221553e-11	0.000108997732795916	1.11128592300687e-05	0.109009124378045	NA	1999-2000
mean	DXA	all	logLean	lnCRP	age40	-0.0309907300177328	0.0229939940851604	-0.0816197527536376	0.0196382927181721	10.9652359197	0.204916517889777	0.000480350288818576	4.0311229308179e-05	0.0914910175493396	NA	1999-2000
mean	DXA	all	logLean	SBP	age70	-0.0463129261472016	0.0475776772868383	-0.150036348980945	0.0574104966865415	11.9371465711006	0.34965904821483	0.00219369253909669	5.82856974282039e-05	0.0308984554911459	NA	1999-2000
mean	DXA	all	logLean	DBP	age70	-0.0373877328021341	0.0520823926525908	-0.151008511286661	0.076233045682393	11.8653467946094	0.486739228928134	0.00261545129187193	8.0936943788928e-05	0.0358052072990699	NA	1999-2000
mean	DXA	all	logLean	LDL	age70	-0.0507171530488627	0.059397204165879	-0.181324411703494	0.0798901056057684	11.0870377802088	0.411249318077242	0.00323026214202874	0.000248138100578644	0.0844000479249453	NA	1999-2000
mean	DXA	all	logLean	HDL	age70	-0.120594596774907	0.0526963761804407	-0.235314026419347	-0.00587516713046823	12.0913294844063	0.0408914167932945	0.00272138695376091	4.62675906580058e-05	0.019993859191223	NA	1999-2000
mean	DXA	all	logLean	lnTG	age70	0.0365548991233542	0.0344915345314508	-0.0386484235341414	0.11175822178085	11.9246159216733	0.310220918403067	0.00115187977361883	3.14884839295268e-05	0.0317620089721549	NA	1999-2000
mean	DXA	all	logLean	HbA1c	age70	0.191911921822921	0.0572858734822915	0.0661863971302356	0.317637446515606	11.2641694410901	0.00627654158289049	0.00303916495674646	0.00020208861990221	0.07389720714447	NA	1999-2000
mean	DXA	all	logLean	BMI	age70	0.251549405352344	0.0114748719909862	0.226203617423917	0.276895193280771	10.6896001152018	3.13646001256748e-10	0.000117554456679999	1.17651921079342e-05	0.107222164510517	NA	1999-2000
mean	DXA	all	logLean	lnCRP	age70	-0.0552741597811489	0.0465452121699914	-0.156723402142907	0.0461750825806097	11.9617938102432	0.258062593352992	0.00210321668153771	5.2700078676509e-05	0.0291905636492996	NA	1999-2000
