## Supplementary tables, figure source data and SAPA calculator for "A shared cardiovascular and cerebrovascular risk marker phenotype: physiological context and prognosis": Extended_Data_Figure_7_a.csv

category	variant	population	metric	target	contrast	estimate	se	lower	upper	df	p	within_var	between_var	imputation_var_fraction	p_Holm_primary	study_period
structure	DXA	all	B	adjusted	delta	-0.427864498453177	0.0832850752242014	-0.598416668728196	-0.257312328178157	28.1818181818182	1.87173811204689e-05	0.00693640375510088	0	0	NA	2001-2004
structure	DXA	all	B	residual	delta	0.0125234498738208	0.0418036563684489	-0.0731908959344143	0.0982377956820558	27.4077693657951	0.76675935188199	0.00170611715075771	3.45237791780353e-05	0.0237066963976716	NA	2001-2004
structure	DXA	all	B	mapping	delta	-0.296971016138396	0.064193266861635	-0.428522710125202	-0.165419322151591	27.7298012783327	7.86085275094086e-05	0.00406067010679978	5.00878363077523e-05	0.0145859446645564	NA	2001-2004
structure	DXA	all	B	distribution	delta	-0.143416932188601	0.0323420813310402	-0.209750712231909	-0.077083152145293	27.2341789964285	0.000136865508331322	0.001016387256873	2.46858066255133e-05	0.0283199602141662	NA	2001-2004
structure	DXA_verified_measured	all	B	adjusted	delta	-0.240403896292512	0.0908632415758387	-0.426474725997179	-0.0543330665878463	28.1818181818182	0.0131826308013903	0.00825612866966922	0	0	NA	2001-2004
structure	DXA_verified_measured	all	B	residual	delta	0.0266566501781902	0.0510264753287686	-0.0778359745253217	0.131149274881702	28.1818181818182	0.605468849357487	0.00260370118447743	0	0	NA	2001-2004
structure	DXA_verified_measured	all	B	mapping	delta	-0.195666540975148	0.0575263328075608	-0.313469651338932	-0.0778634306113655	28.1818181818182	0.00202382720745233	0.00330927896628625	0	0	NA	2001-2004
structure	DXA_verified_measured	all	B	distribution	delta	-0.0713940054955542	0.0330669343507255	-0.139108868004546	-0.00367914298656237	28.1818181818182	0.0395043196078486	0.00109342214735519	0	0	NA	2001-2004
