## Supplementary tables, figure source data and SAPA calculator for "A shared cardiovascular and cerebrovascular risk marker phenotype: physiological context and prognosis": Extended_Data_Figure_7_b.csv

category	variant	population	metric	target	contrast	estimate	se	lower	upper	df	p	within_var	between_var	imputation_var_fraction	p_Holm_primary	study_period
structure	DXA	all	B	adjusted	delta	-0.306825856403227	0.147372424656486	-0.626908227474737	0.0132565146682826	12.3529411764706	0.0587645403607026	0.0217186315491317	0	0	NA	1999-2000
structure	DXA	all	B	residual	delta	-0.0278986123982645	0.0771347009133153	-0.195920923185186	0.140123698388657	12.0256606966836	0.723861299815825	0.00580277560996657	0.000122488729183355	0.0247045970780792	NA	1999-2000
structure	DXA	all	B	mapping	delta	-0.100574542082609	0.105895391966041	-0.331031206031535	0.129882121866316	12.1278982783613	0.360780602061372	0.0110195700204038	0.000161886682698093	0.0173236039120053	NA	1999-2000
structure	DXA	all	B	distribution	delta	-0.178352701922354	0.0591812767558761	-0.307064100912516	-0.0496413029321918	12.1995389179643	0.0106133567368235	0.00346044552689426	3.49816596344517e-05	0.0119854127692279	NA	1999-2000
structure	DXA_verified_measured	all	B	adjusted	delta	-0.151985389264908	0.184486120585486	-0.552676054729833	0.248705276200016	12.3529411764706	0.425656016074805	0.0340351286886826	0	0	NA	1999-2000
structure	DXA_verified_measured	all	B	residual	delta	-0.0400156252518611	0.0952006418573899	-0.246784613712701	0.166753363208979	12.3529411764706	0.68146422140092	0.00906316221005901	0	0	NA	1999-2000
structure	DXA_verified_measured	all	B	mapping	delta	-0.00362378890705316	0.104558077977232	-0.230716459680719	0.223468881866612	12.3529411764706	0.972906093873401	0.0109323916702929	0	0	NA	1999-2000
structure	DXA_verified_measured	all	B	distribution	delta	-0.108345975105994	0.0561453330501533	-0.23028962480289	0.0135976745909016	12.3529411764706	0.0769237765544104	0.00315229842331263	0	0	NA	1999-2000
