## Supplementary tables, figure source data and SAPA calculator for "A shared cardiovascular and cerebrovascular risk marker phenotype: physiological context and prognosis": Extended_Data_Figure_7_c.csv

category	variant	population	metric	target	contrast	estimate	se	lower	upper	df	p	within_var	between_var	imputation_var_fraction	p_Holm_primary	study_period
structure	DXA	all	B_without_BMI	adjusted	delta	-0.207642667573083	0.0578703573846917	-0.326150275568641	-0.089135059577526	28.1818181818182	0.00124444358389088	0.00334897826383194	0	0	NA	2001-2004
structure	DXA	all	B_without_BMI	residual	delta	0.0187597029406699	0.0433612531455755	-0.070179991168631	0.107699397049971	27.1976826392514	0.668689509328617	0.00182517010421165	4.58568084525298e-05	0.0292672165981656	NA	2001-2004
structure	DXA	all	B_without_BMI	mapping	delta	-0.172621937209272	0.0397476156840285	-0.254173081847853	-0.0910707925706909	27.029936407228	0.00017733905834628	0.00152689894830503	4.41450035501615e-05	0.0335305469811229	NA	2001-2004
structure	DXA	all	B_without_BMI	distribution	delta	-0.0537804333044814	0.017778949427152	-0.0903055061967553	-0.0172553604122076	26.2970508736058	0.00549779951478788	0.00030003852490757	1.33770981880496e-05	0.0507844755322831	NA	2001-2004
structure	DXA_verified_measured	all	B_without_BMI	adjusted	delta	-0.10735833981926	0.0708474958340196	-0.252440686692512	0.0377240070539917	28.1818181818182	0.140822264347193	0.00501936766595143	0	0	NA	2001-2004
structure	DXA_verified_measured	all	B_without_BMI	residual	delta	0.0296343853828486	0.0512391643497075	-0.0752937864342025	0.1345625571999	28.1818181818182	0.567618530330937	0.00262545196325633	0	0	NA	2001-2004
structure	DXA_verified_measured	all	B_without_BMI	mapping	delta	-0.11125006738107	0.0389694207999102	-0.191052112031848	-0.031448022730291	28.1818181818182	0.00799136540982001	0.00151861575748047	0	0	NA	2001-2004
structure	DXA_verified_measured	all	B_without_BMI	distribution	delta	-0.0257426578210394	0.0190986284110052	-0.0648530568451682	0.0133677412030893	28.1818181818182	0.188432826665774	0.000364757607181656	0	0	NA	2001-2004
