## Supplementary tables, figure source data and SAPA calculator for "A shared cardiovascular and cerebrovascular risk marker phenotype: physiological context and prognosis": Extended_Data_Figure_7_d.csv

category	variant	population	metric	target	contrast	estimate	se	lower	upper	df	p	within_var	between_var	imputation_var_fraction	p_Holm_primary	study_period
structure	DXA	all	B_without_BMI	adjusted	delta	-0.17545299200042	0.110335867396886	-0.415094608354003	0.0641886243531639	12.3529411764706	0.137049824167775	0.0121740036342232	0	0	NA	1999-2000
structure	DXA	all	B_without_BMI	residual	delta	-0.0190017301363062	0.0774053271226837	-0.187682177216771	0.149678716944159	11.9816014809973	0.810236501162767	0.00582496579110577	0.000138849063219927	0.0278088160520281	NA	1999-2000
structure	DXA	all	B_without_BMI	mapping	delta	-0.076677061353687	0.0569977242737692	-0.201737202849295	0.0483830801419214	11.2892156263148	0.204939318554832	0.00301355949658487	0.000195984229836458	0.0723914608025578	NA	1999-2000
structure	DXA	all	B_without_BMI	distribution	delta	-0.0797742005104265	0.0312444297506106	-0.147746731637145	-0.0118016693837079	12.1665833023753	0.0250874514231038	0.000962098934990377	1.17628795420502e-05	0.0144593806326559	NA	1999-2000
structure	DXA_verified_measured	all	B_without_BMI	adjusted	delta	-0.133730804989158	0.148411389666097	-0.456069733788558	0.188608123810243	12.3529411764706	0.384776333989429	0.022025940582622	0	0	NA	1999-2000
structure	DXA_verified_measured	all	B_without_BMI	residual	delta	-0.0437171336394434	0.0945871403029748	-0.24915364058177	0.161719373302883	12.3529411764706	0.65198046126869	0.00894672711069463	0	0	NA	1999-2000
structure	DXA_verified_measured	all	B_without_BMI	mapping	delta	-0.0369751532935209	0.0661598779969509	-0.180669678700339	0.106719372113297	12.3529411764706	0.586235570418634	0.00437712945657143	0	0	NA	1999-2000
structure	DXA_verified_measured	all	B_without_BMI	distribution	delta	-0.0530385180561929	0.0360506797391496	-0.131338017277595	0.0252609811652091	12.3529411764706	0.166242349778888	0.00129965150965473	0	0	NA	1999-2000
