## Supplementary tables, figure source data and SAPA calculator for "A shared cardiovascular and cerebrovascular risk marker phenotype: physiological context and prognosis": Extended_Data_Figure_8_a.csv

category	variant	population	metric	target	contrast	estimate	se	lower	upper	df	p	within_var	between_var	imputation_var_fraction	p_Holm_primary	study_period
structure	DXA_waist_common	all	B	fitted	delta	-0.435560209435103	0.0731378668706805	-0.585403302628969	-0.285717116241237	27.8886030548847	2.09628223352935e-06	0.00529700243938424	4.34542758409557e-05	0.00974830668306128	NA	2001-2004
structure	DXA_waist_common	all	B_without_BMI	fitted	delta	-0.225921174833315	0.04226208161734	-0.312647050085734	-0.139195299580896	26.9253772884718	1.21478081353536e-05	0.00172157201913725	5.37596029112191e-05	0.0361189843328629	NA	2001-2004
structure	DXA_waist_common	all	B	residual	delta	0.0201909974335806	0.0428804202635316	-0.0677571977613794	0.108139192628541	27.2326685165504	0.641485307861083	0.00178658531096794	4.34542758409554e-05	0.0283593123922382	NA	2001-2004
structure	DXA_waist_common	all	B_without_BMI	residual	delta	0.0262965842337361	0.0444338709995403	-0.0648640903010617	0.117457258768534	27.0640699336524	0.55888697715079	0.00190985736851032	5.37596029112193e-05	0.0326745036121342	NA	2001-2004
structure	BMI_Waist_common	all	B	fitted	delta	-0.424219239952393	0.0677822176847222	-0.563024473675997	-0.28541400622879	28.1818181818182	8.89780031067029e-07	0.00459442903425907	0	0	NA	2001-2004
structure	BMI_Waist_common	all	B_without_BMI	fitted	delta	-0.206894575029355	0.0347759474755958	-0.278109174996594	-0.135679975062115	28.1818181818182	2.04517833245142e-06	0.0012093665228254	0	0	NA	2001-2004
structure	BMI_Waist_common	all	B	residual	delta	0.00885002795087042	0.0414625608366769	-0.0760574985995817	0.0937575545013226	28.1818181818182	0.832515572396112	0.00171914395113513	0	0	NA	2001-2004
structure	BMI_Waist_common	all	B_without_BMI	residual	delta	0.00726998442977522	0.0424751722055532	-0.0797111797579379	0.0942511486174883	28.1818181818182	0.865322202593352	0.0018041402538914	0	0	NA	2001-2004
