## Supplementary tables, figure source data and SAPA calculator for "A shared cardiovascular and cerebrovascular risk marker phenotype: physiological context and prognosis": Extended_Data_Figure_8_b.csv

category	variant	population	metric	target	contrast	estimate	se	lower	upper	df	p	within_var	between_var	imputation_var_fraction	p_Holm_primary	study_period
structure	DXA_waist_common	all	B	fitted	delta	-0.278442296654227	0.111058785759377	-0.520045803564285	-0.0368387897441681	12.1692831694457	0.0273110924620486	0.0121581961356223	0.000146548132270648	0.0142579041920172	NA	1999-2000
structure	DXA_waist_common	all	B_without_BMI	fitted	delta	-0.15520183585734	0.0597999361011061	-0.286031126630942	-0.0243725450837379	11.5720459146603	0.0240219397171534	0.00337950200449906	0.000163775294331098	0.0549576551717557	NA	1999-2000
structure	DXA_waist_common	all	B	residual	delta	-0.0194992875680088	0.0785000752583022	-0.190581961352853	0.151583386216835	11.971165383698	0.80803621777409	0.00598640405683433	0.000146548132270646	0.0285378589856004	NA	1999-2000
structure	DXA_waist_common	all	B_without_BMI	residual	delta	-0.0115316576174885	0.0789736112052836	-0.183715222955725	0.160651907720748	11.9282592693303	0.886344897940859	0.00604030091360598	0.000163775294331101	0.031511250631934	NA	1999-2000
structure	BMI_Waist_common	all	B	fitted	delta	-0.287802299048947	0.121739440512241	-0.552211660996445	-0.0233929371014491	12.3529411764706	0.0352361709630182	0.0148204913762335	0	0	NA	1999-2000
structure	BMI_Waist_common	all	B_without_BMI	fitted	delta	-0.161109374243815	0.06598200623463	-0.304417574898476	-0.0178011735891547	12.3529411764706	0.0305422737088027	0.00435362514674676	0	0	NA	1999-2000
structure	BMI_Waist_common	all	B	residual	delta	-0.0101392851732888	0.0728460296421567	-0.168355653977402	0.148077083630825	12.3529411764706	0.891545202354059	0.00530654403462598	0	0	NA	1999-2000
structure	BMI_Waist_common	all	B_without_BMI	residual	delta	-0.00562411923101258	0.072607842795588	-0.163323163231755	0.152074924769729	12.3529411764706	0.939499061857605	0.00527189883542882	0	0	NA	1999-2000
