## Supplementary tables, figure source data and SAPA calculator for "A shared cardiovascular and cerebrovascular risk marker phenotype: physiological context and prognosis": Extended_Data_Figure_8_c.csv

comparison	metric	target	estimate	se	lower	upper	df	study_period
DXA minus BMI/waist, identical participants	B	fitted	-0.0113409694827097	0.0229368413793204	-0.0586909409802421	0.0360090020148226	23.8983516510544	2001-2004
DXA minus BMI/waist, identical participants	B	mapping	0.0374749907936249	0.0284117721407203	-0.0211440443426793	0.0960940259299291	24.155584792387	2001-2004
DXA minus BMI/waist, identical participants	B	distribution	-0.0488159602763349	0.0228782450925525	-0.0957899300818087	-0.00184199047086106	26.6162563033997	2001-2004
DXA minus BMI/waist, identical participants	B	residual	0.0113409694827102	0.0229368413793204	-0.0360090020148222	0.0586909409802425	23.8983516510545	2001-2004
DXA minus BMI/waist, identical participants	B	fitted	0.00936000239472013	0.0361187419392576	-0.0709116602246033	0.0896316650140435	10.1928441854	1999-2000
DXA minus BMI/waist, identical participants	B	mapping	0.0935528704776481	0.0590811179146858	-0.0357035881181109	0.222809329073407	11.5722118445093	1999-2000
DXA minus BMI/waist, identical participants	B	distribution	-0.0841928680829281	0.0393303868063416	-0.169899105544632	0.00151336937877598	11.9840060713402	1999-2000
DXA minus BMI/waist, identical participants	B	residual	-0.00936000239472004	0.0361187419392576	-0.0896316650140433	0.0709116602246032	10.1928441854	1999-2000
