## Supplementary tables, figure source data and SAPA calculator for "A shared cardiovascular and cerebrovascular risk marker phenotype: physiological context and prognosis": Extended_Data_Figure_8_d.csv

comparison	metric	target	estimate	se	lower	upper	df	study_period
DXA minus BMI/waist, identical participants	B_without_BMI	fitted	-0.0190265998039604	0.0237021168164083	-0.0680522677896903	0.0299990681817695	23.0501001264241	2001-2004
DXA minus BMI/waist, identical participants	B_without_BMI	mapping	0.00269837069189589	0.0248337327905802	-0.0486727910463673	0.0540695324301591	23.0107550454847	2001-2004
DXA minus BMI/waist, identical participants	B_without_BMI	distribution	-0.0217249704958563	0.0147651382465527	-0.0520837777727148	0.00863383678100225	25.8490046307997	2001-2004
DXA minus BMI/waist, identical participants	B_without_BMI	residual	0.0190265998039608	0.0237021168164083	-0.0299990681817691	0.0680522677896908	23.0501001264241	2001-2004
DXA minus BMI/waist, identical participants	B_without_BMI	fitted	0.00590753838647541	0.0368137915331477	-0.0761120165552544	0.0879270933282052	10.0060158793744	1999-2000
DXA minus BMI/waist, identical participants	B_without_BMI	mapping	0.0510374647857293	0.0505910871350138	-0.0605178788173724	0.162592808388831	10.8366623291933	1999-2000
DXA minus BMI/waist, identical participants	B_without_BMI	distribution	-0.0451299263992539	0.025797617423242	-0.101302149130976	0.0110422963324686	12.0696572845159	1999-2000
DXA minus BMI/waist, identical participants	B_without_BMI	residual	-0.00590753838647591	0.0368137915331478	-0.0879270933282058	0.076112016555254	10.0060158793744	1999-2000
