## Supplementary tables, figure source data and SAPA calculator for "A shared cardiovascular and cerebrovascular risk marker phenotype: physiological context and prognosis": Extended_Data_Figure_9_a.csv

cohort	age_group	age_label	age_role	track	geometry	weighting	n	effective_weight_n	pc1_variance_share	normalized_spectral_gap	entropy_effective_rank	participation_effective_rank	pc2_cumulative_variance_share	pc3_cumulative_variance_share	components_for_80pct	components_for_90pct	absolute_cosine_shl_pc1	absolute_cosine_equal_pc1	frozen_shl_direction_variance_share	shl_to_pc1_variance_ratio
NHANES	age40_54	40-54	Primary	Observed	Within-stratum correlation	Weighted	1017	494.96555758563	0.324409563972318	0.155162507509573	6.45200180200506	5.38245109161848	0.493656620435063	0.646534941190959	5	6	0.964530539029561	0.964762424344194	0.311008483872813	0.958690859987568
NHANES	age55_70	55-70	Primary	Observed	Within-stratum correlation	Weighted	1286	492.615616014977	0.265182947844305	0.094807145452101	7.04082006818822	6.2787412285146	0.435558750236509	0.581012359864448	5	7	0.968175498365681	0.928224454027365	0.256694387008327	0.96798979381977
NHANES	age_gt70	>70	Primary	Observed	Within-stratum correlation	Weighted	644	373.815032332985	0.25284226244821	0.0778682154453177	7.21785694939845	6.53202465806194	0.427816309451102	0.567035332119991	6	7	0.853767546848837	0.783914184328451	0.228225008899395	0.902637900363446
ELSA	age40_54	40-54	Primary	Observed	Within-stratum correlation	Weighted	358	301.320662190568	0.333395441498948	0.151052992932267	6.24361233679297	5.17680963021493	0.515737890065629	0.654373440522261	5	6	0.962894258672061	0.969612937665555	0.317572122680075	0.952538886711433
ELSA	age55_70	55-70	Primary	Observed	Within-stratum correlation	Weighted	2928	2317.60144961076	0.289225932630937	0.0869686553360338	6.6518409328163	5.71835201719068	0.491483209925841	0.634405472064387	5	6	0.942951812269642	0.913359674395935	0.269232081584421	0.930871167517233
ELSA	age_gt70	>70	Primary	Observed	Within-stratum correlation	Weighted	1432	1207.33006156657	0.247150498021594	0.0400447032597538	7.0051702421011	6.26223476511726	0.454256292783434	0.593964834251269	5	7	0.847148644586872	0.765337266526447	0.228701551012328	0.925353389303494
CHARLS	age40_54	40-54	Primary	Observed	Within-stratum correlation	Weighted	3127	1254.61818935023	0.284748272255758	0.10306912816292	6.63551106245735	5.82373051338521	0.466427416348595	0.60891255394891	5	6	0.886894944430129	0.906154566906065	0.254404116597722	0.893435154434297
CHARLS	age55_70	55-70	Primary	Observed	Within-stratum correlation	Weighted	4394	1479.55089322015	0.272850748036861	0.0808525402153122	6.84068117974489	6.03317892530916	0.464848955858409	0.597690042007	5	6	0.929892354877853	0.927062594525254	0.254161116249794	0.931502361926669
CHARLS	age_gt70	>70	Primary	Observed	Within-stratum correlation	Weighted	1039	601.186175272979	0.26448015295063	0.0877190489236702	7.00901512677862	6.25825224058506	0.441241256977589	0.584820159264101	5	7	0.926128500370242	0.92920046713927	0.246676524850295	0.932684445688226
