## Supplementary tables, figure source data and SAPA calculator for "A shared cardiovascular and cerebrovascular risk marker phenotype: physiological context and prognosis": Extended_Data_Figure_9_c.csv

cohort	subset	contrast	high_age_label	low_age_label	metric	point_difference	bootstrap_median	ci_lower	ci_upper	finite_bootstrap_replicates	restriction	row_label	metric_label
ELSA	DiseaseFree	age_gt70_minus_age40_54	>70	40-54	pc1_variance_share	-0.0878920812800376	-0.0876971714568431	-0.127195687662823	-0.0534840417699567	500	Disease-free	ELSA / Disease-free	PC1 share
ELSA	DiseaseFree	age_gt70_minus_age40_54	>70	40-54	entropy_effective_rank	0.765162889584426	0.792509686322357	0.557519978687829	1.09640648549174	500	Disease-free	ELSA / Disease-free	Entropy rank
ELSA	MedicationMinimal	age_gt70_minus_age40_54	>70	40-54	pc1_variance_share	-0.0901830212428618	-0.0890833001448052	-0.124247957146377	-0.049262843770673	500	Medication-minimal	ELSA / Medication-minimal	PC1 share
ELSA	MedicationMinimal	age_gt70_minus_age40_54	>70	40-54	entropy_effective_rank	0.774780776805811	0.797713981546233	0.50288867554132	1.09104817919538	500	Medication-minimal	ELSA / Medication-minimal	Entropy rank
CHARLS	DiseaseFree	age_gt70_minus_age40_54	>70	40-54	pc1_variance_share	-0.0184413763928866	-0.0169905022835146	-0.0517587236911457	0.0175710288572185	500	Disease-free	CHARLS / Disease-free	PC1 share
CHARLS	DiseaseFree	age_gt70_minus_age40_54	>70	40-54	entropy_effective_rank	0.382112968324199	0.355234568052516	0.158756606750159	0.553512098604802	500	Disease-free	CHARLS / Disease-free	Entropy rank
CHARLS	MedicationMinimal	age_gt70_minus_age40_54	>70	40-54	pc1_variance_share	-0.0249354683382561	-0.0270419228288656	-0.0607770616905148	0.0103141045433607	500	Medication-minimal	CHARLS / Medication-minimal	PC1 share
CHARLS	MedicationMinimal	age_gt70_minus_age40_54	>70	40-54	entropy_effective_rank	0.381419688977676	0.373050678224545	0.16216587771402	0.584472463313377	500	Medication-minimal	CHARLS / Medication-minimal	Entropy rank
