## Supplementary tables, figure source data and SAPA calculator for "A shared cardiovascular and cerebrovascular risk marker phenotype: physiological context and prognosis": Extended_Data_Figure_9_d.csv

transformation	weighting	contrast	metric	point_difference	bootstrap_median	ci_lower	ci_upper	finite_bootstrap_replicates	specification	metric_label
Raw	SampleWeight	Wave8_minus_Wave2	pc1_variance_share	-0.024703791245956	-0.0245086514812899	-0.0514700228899666	0.00124918056827976	500	Raw / sample weight	PC1 share
Raw	SampleWeight	Wave8_minus_Wave2	entropy_effective_rank	0.233467676526734	0.234488519702956	0.0596367192972391	0.422376381405974	500	Raw / sample weight	Entropy rank
Raw	RetentionUntrimmed	Wave8_minus_Wave2	pc1_variance_share	-0.00979836144172913	-0.00939392438412379	-0.0300332197170946	0.0136885871557251	500	Raw / retention IPW	PC1 share
Raw	RetentionUntrimmed	Wave8_minus_Wave2	entropy_effective_rank	0.167166856783052	0.161964812075202	-0.0110602383389245	0.322679304997741	500	Raw / retention IPW	Entropy rank
RankNormal	SampleWeight	Wave8_minus_Wave2	pc1_variance_share	-0.0274279242583498	-0.0272577982580672	-0.0495402089123992	-0.00120022478884226	500	Rank-normal / sample weight	PC1 share
RankNormal	SampleWeight	Wave8_minus_Wave2	entropy_effective_rank	0.227092960620859	0.225799707780312	0.0553826277816436	0.408421075545939	500	Rank-normal / sample weight	Entropy rank
RankNormal	RetentionUntrimmed	Wave8_minus_Wave2	pc1_variance_share	-0.00947308131000807	-0.00906369704659482	-0.030523769783849	0.0131890727382084	500	Rank-normal / retention IPW	PC1 share
RankNormal	RetentionUntrimmed	Wave8_minus_Wave2	entropy_effective_rank	0.119150971620218	0.120764285262679	-0.0550940400241979	0.283105542811245	500	Rank-normal / retention IPW	Entropy rank
