## Supplementary tables, figure source data and SAPA calculator for "A shared cardiovascular and cerebrovascular risk marker phenotype: physiological context and prognosis": Figure_1_b.csv

source	layer	sample_scope	biomarker	estimate	lower	upper	interval_available	source_role	marker
BBJ	Genetic	Age-independent genetic reference	SBP	0.347401276275835	0.16337667495771	0.507257180569256	True	standardized_loading_intervals	SBP
BBJ	Genetic	Age-independent genetic reference	DBP	0.325724894296221	0.158077091187726	0.460077848846243	True	standardized_loading_intervals	DBP
BBJ	Genetic	Age-independent genetic reference	LDL-C	-0.0193355579389917	-0.149653715941217	0.0923102940463115	True	standardized_loading_intervals	LDL-C
BBJ	Genetic	Age-independent genetic reference	HDL-C	-0.334446810352415	-0.651280526125292	-0.133718345552497	True	standardized_loading_intervals	HDL-C
BBJ	Genetic	Age-independent genetic reference	TG	0.337418901637423	0.142743567951733	0.548942840506467	True	standardized_loading_intervals	TG
BBJ	Genetic	Age-independent genetic reference	HbA1c	0.0624917623893305	-0.0520791415204999	0.250419110408289	True	standardized_loading_intervals	HbA1c
BBJ	Genetic	Age-independent genetic reference	BMI	0.826195424540255	0.542509246261412	1.82662288834181	True	standardized_loading_intervals	BMI
BBJ	Genetic	Age-independent genetic reference	CRP	0.731850847026355	0.225703791193224	1.81652690006599	True	standardized_loading_intervals	CRP
Pan-UKB	Genetic	Age-independent genetic reference	SBP	0.311583284863786	0.266718150603671	0.35358750944379	True	standardized_loading_intervals	SBP
Pan-UKB	Genetic	Age-independent genetic reference	DBP	0.419898031227582	0.374295234410826	0.464841533191614	True	standardized_loading_intervals	DBP
Pan-UKB	Genetic	Age-independent genetic reference	LDL-C	0.238290217680897	0.186551350665238	0.294541809053764	True	standardized_loading_intervals	LDL-C
Pan-UKB	Genetic	Age-independent genetic reference	HDL-C	-0.517498029339424	-0.584215425999827	-0.458177676094163	True	standardized_loading_intervals	HDL-C
Pan-UKB	Genetic	Age-independent genetic reference	TG	0.542353179012852	0.451416286525242	0.662120086958948	True	standardized_loading_intervals	TG
Pan-UKB	Genetic	Age-independent genetic reference	HbA1c	0.425562221617225	0.369048706377136	0.479054210852345	True	standardized_loading_intervals	HbA1c
Pan-UKB	Genetic	Age-independent genetic reference	BMI	0.708577564228894	0.645112212162994	0.771096029063682	True	standardized_loading_intervals	BMI
Pan-UKB	Genetic	Age-independent genetic reference	CRP	0.660146888881418	0.595100525544413	0.728333612841218	True	standardized_loading_intervals	CRP
CHARLS	Clinical	Age 40-54 years	SBP	0.2895568			False	clinical_age_loadings	SBP
CHARLS	Clinical	Age 40-54 years	DBP	0.33644949			False	clinical_age_loadings	DBP
CHARLS	Clinical	Age 40-54 years	LDL-C	0.079345554			False	clinical_age_loadings	LDL-C
CHARLS	Clinical	Age 40-54 years	HDL-C	-0.39502508			False	clinical_age_loadings	HDL-C
CHARLS	Clinical	Age 40-54 years	TG	0.36268978			False	clinical_age_loadings	TG
CHARLS	Clinical	Age 40-54 years	HbA1c	0.20878483			False	clinical_age_loadings	HbA1c
CHARLS	Clinical	Age 40-54 years	BMI	0.71146549			False	clinical_age_loadings	BMI
CHARLS	Clinical	Age 40-54 years	CRP	0.47723988			False	clinical_age_loadings	CRP
ELSA	Clinical	Age 40-54 years	SBP	0.32426915			False	clinical_age_loadings	SBP
ELSA	Clinical	Age 40-54 years	DBP	0.35202725			False	clinical_age_loadings	DBP
ELSA	Clinical	Age 40-54 years	LDL-C	0.20129695			False	clinical_age_loadings	LDL-C
ELSA	Clinical	Age 40-54 years	HDL-C	-0.51372896			False	clinical_age_loadings	HDL-C
ELSA	Clinical	Age 40-54 years	TG	0.50093675			False	clinical_age_loadings	TG
ELSA	Clinical	Age 40-54 years	HbA1c	0.34009411			False	clinical_age_loadings	HbA1c
ELSA	Clinical	Age 40-54 years	BMI	0.6954941			False	clinical_age_loadings	BMI
ELSA	Clinical	Age 40-54 years	CRP	0.5054232			False	clinical_age_loadings	CRP
NHANES	Clinical	Age 40-54 years; D BP handling	SBP	0.396167448978111			False	clinical_age_loadings	SBP
NHANES	Clinical	Age 40-54 years; D BP handling	DBP	0.289330392009234			False	clinical_age_loadings	DBP
NHANES	Clinical	Age 40-54 years; D BP handling	LDL-C	0.218688027997838			False	clinical_age_loadings	LDL-C
NHANES	Clinical	Age 40-54 years; D BP handling	HDL-C	-0.406267466111899			False	clinical_age_loadings	HDL-C
NHANES	Clinical	Age 40-54 years; D BP handling	TG	0.426035148704519			False	clinical_age_loadings	TG
NHANES	Clinical	Age 40-54 years; D BP handling	HbA1c	0.478149465696098			False	clinical_age_loadings	HbA1c
NHANES	Clinical	Age 40-54 years; D BP handling	BMI	0.468499650497429			False	clinical_age_loadings	BMI
NHANES	Clinical	Age 40-54 years; D BP handling	CRP	0.445556309551203			False	clinical_age_loadings	CRP
