## Supplementary tables, figure source data and SAPA calculator for "A shared cardiovascular and cerebrovascular risk marker phenotype: physiological context and prognosis": Figure_1_c.csv

label	estimate	lower	upper	unit	interval	multiplier	endpoint_identity	group
NHANES	0.976601519631196	0.943316752172418	0.986698385069282	Tucker congruence	500 participant-bootstrap percentile interval	1		NHANES
CHARLS	0.9764	0.955	0.9848	Tucker congruence	saved 500-bootstrap interval	1		CHARLS
ELSA	0.9944	0.9518	0.9959	Tucker congruence	saved 500-bootstrap interval	1		ELSA
