## Supplementary tables, figure source data and SAPA calculator for "A shared cardiovascular and cerebrovascular risk marker phenotype: physiological context and prognosis": Figure_1_e.csv

cohort	omitted	n	pearson	quartile_change_fraction	quartile_change_percent	same_reference_quartile_percent
NHANES	SBP	4265	0.982734056539135	0.149347477812699	14.9347477812699	85.0652522187301
NHANES	DBP	4265	0.988741564889046	0.124225788510275	12.4225788510275	87.5774211489725
NHANES	LDL	4265	0.982565966815581	0.152096266429346	15.209626642934602	84.79037335706539
NHANES	HDL	4265	0.978089891409571	0.161503278921299	16.1503278921299	83.8496721078701
NHANES	lnTG	4265	0.958350461314156	0.24876815163933	24.876815163933	75.123184836067
NHANES	HbA1c	4265	0.978566403991369	0.100571925464702	10.057192546470201	89.9428074535298
NHANES	BMI	4265	0.975020033106685	0.165481776649583	16.5481776649583	83.4518223350417
NHANES	lnCRP	4265	0.977267273052255	0.159422651591061	15.9422651591061	84.0577348408939
ELSA	SBP	4260	0.974386556889444	0.172563258952774	17.2563258952774	82.7436741047226
ELSA	DBP	4260	0.986181501234423	0.126957202293359	12.6957202293359	87.3042797706641
ELSA	LDL	4260	0.965917901446588	0.205690594839203	20.5690594839203	79.4309405160797
ELSA	HDL	4260	0.961871173952874	0.222699602967784	22.2699602967784	77.73003970322159
ELSA	lnTG	4260	0.956712619391338	0.239635884178524	23.9635884178524	76.0364115821476
ELSA	HbA1c	4260	0.982125521136588	0.103394976755087	10.339497675508701	89.6605023244913
ELSA	BMI	4260	0.980958526568557	0.148812611598592	14.8812611598592	85.1187388401408
ELSA	lnCRP	4260	0.979740746971262	0.173986445115109	17.3986445115109	82.6013554884891
CHARLS	SBP	8335	0.963317596404098	0.206784262373183	20.678426237318302	79.3215737626817
CHARLS	DBP	8335	0.983597544222847	0.146730311976695	14.6730311976695	85.3269688023305
CHARLS	LDL	8335	0.976323878654173	0.160418903891193	16.041890389119303	83.9581096108807
CHARLS	HDL	8335	0.975857457671523	0.17221461708553	17.221461708552997	82.778538291447
CHARLS	lnTG	8335	0.933756061321697	0.296188245718965	29.6188245718965	70.3811754281035
CHARLS	HbA1c	8335	0.977909664850869	0.106286247750733	10.6286247750733	89.3713752249267
CHARLS	BMI	8335	0.980351601461842	0.116622397360358	11.662239736035799	88.3377602639642
CHARLS	lnCRP	8335	0.981361200381128	0.159151842546196	15.9151842546196	84.0848157453804
