## Supplementary tables, figure source data and SAPA calculator for "A shared cardiovascular and cerebrovascular risk marker phenotype: physiological context and prognosis": Figure_2_a.csv

estimate	lower	upper	label	cohort	type	n	events
1.5884701159557	1.28719718182031	1.96025701805533	ELSA: MI	ELSA	HR	3941	101
1.45587196588209	1.20201379040097	1.7633434807219	ELSA: stroke	ELSA	HR	3956	142
1.53366202652016	1.34448406730948	1.74945859812002	CHARLS: stroke	CHARLS	HR	7423	461
1.13178407518048	1.0068628196025	1.27220428433123	CHARLS: heart disease	CHARLS	HR	6178	611
