## Supplementary tables, figure source data and SAPA calculator for "A shared cardiovascular and cerebrovascular risk marker phenotype: physiological context and prognosis": Figure_2_b_c.csv

key	quantity	estimate	lower	upper	valid	requested	x	n	events	set	definition
CHARLS_Stroke__Original_lower__midpoint	Low	0.0256040087195862	0.0174193145343245	0.0343145959981201	1000	1000	1	1267	31	1	Original category
CHARLS_Stroke__Original_lower__midpoint	Middle	0.0587080166306664	0.0477262611625734	0.0698858941509905	1000	1000	2	2030	114	1	Original category
CHARLS_Stroke__Original_lower__midpoint	High	0.0935092423385058	0.0590561708995064	0.13036727726598	1000	1000	3	238	21	1	Original category
CHARLS_Stroke__Four_setting_lower__midpoint	Low	0.0200681358458425	0.0119876280592676	0.0288020114657653	1000	1000	1	932	18	2	All four settings <5%
CHARLS_Stroke__Four_setting_lower__midpoint	Middle	0.0519196346314543	0.0384069731311762	0.0671152465539382	1000	1000	2	1178	59	2	All four settings <5%
CHARLS_Stroke__Four_setting_lower__midpoint	High	0.0487230989956958	0.0113636363636364	0.100706563414107	1000	1000	3	85	4	2	All four settings <5%
ELSA_Stroke__Original_lower__midpoint	Low	0.00756095488913433	0	0.0209488443810328	1000	1000	1	298	2	3	Stroke
ELSA_Stroke__Original_lower__midpoint	Middle	0.0125252567118092	0.00473968514290591	0.0211296304482957	1000	1000	2	811	8	3	Stroke
ELSA_Stroke__Original_lower__midpoint	High	0.0397041634427011	0.0124217423151679	0.0729298619561159	1000	1000	3	184	6	3	Stroke
ELSA_MI__Original_lower__midpoint	Low	0.00699309263704517	0	0.0182633933824601	1000	1000	1	298	2	4	Myocardial infarction
ELSA_MI__Original_lower__midpoint	Middle	0.00757863945221282	0.00244746051740314	0.0138040211061198	1000	1000	2	811	6	4	Myocardial infarction
ELSA_MI__Original_lower__midpoint	High	0.0201187886899783	0	0.0451447147800491	1000	1000	3	184	3	4	Myocardial infarction
