## Supplementary tables, figure source data and SAPA calculator for "A shared cardiovascular and cerebrovascular risk marker phenotype: physiological context and prognosis": Figure_2_d.csv

key	quantity	estimate	lower	upper	valid	requested	base	timing	cohort
CHARLS_Stroke__Original_lower__midpoint	High_minus_Low	0.0679052336189195	0.0316356151305589	0.105174444833835	1000	1000	CHARLS_Stroke__Original_lower	Midpoint	CHARLS
CHARLS_Stroke__Original_lower__first_positive	High_minus_Low	0.0678731130375393	0.0316346553903071	0.105174444833836	1000	1000	CHARLS_Stroke__Original_lower	First positive	CHARLS
CHARLS_Stroke__Four_setting_lower__midpoint	High_minus_Low	0.0286549631498533	-0.0106828847311358	0.0802599076102889	1000	1000	CHARLS_Stroke__Four_setting_lower	Midpoint	CHARLS
CHARLS_Stroke__Four_setting_lower__first_positive	High_minus_Low	0.0286549631498533	-0.0106828847311358	0.080259907610289	1000	1000	CHARLS_Stroke__Four_setting_lower	First positive	CHARLS
ELSA_Stroke__Original_lower__midpoint	High_minus_Low	0.0321432085535668	0.000736831417726344	0.0656490818758583	1000	1000	ELSA_Stroke__Original_lower	Midpoint	ELSA
ELSA_Stroke__Original_lower__first_positive	High_minus_Low	0.00826980990024462	-0.00714349718381974	0.0277293277920547	1000	1000	ELSA_Stroke__Original_lower	First positive	ELSA
ELSA_MI__Original_lower__midpoint	High_minus_Low	0.0131256960529331	-0.00774452084884591	0.039611382424777	1000	1000	ELSA_MI__Original_lower	Midpoint	ELSA
ELSA_MI__Original_lower__first_positive	High_minus_Low	-0.00148719258097951	-0.0159388369877521	0.0146052772771503	1000	1000	ELSA_MI__Original_lower	First positive	ELSA
