## Supplementary tables, figure source data and SAPA calculator for "A shared cardiovascular and cerebrovascular risk marker phenotype: physiological context and prognosis": Figure_2_e.csv

key	quantity	estimate	lower	upper	clean_finite	requested	point_prediction_warning	model	timing	metric
CHARLS_Stroke__Original_lower__midpoint	Cal_SAPA__AUCGain	0.0307959366863108	0.00596333256167821	0.0628903231267861	197	200	FALSE	SAPA	Midpoint	AUC
CHARLS_Stroke__Original_lower__midpoint	Cal_SAPA__BrierGain	0.000260075564220461	3.29965190100479e-05	0.000483989563748533	197	200	FALSE	SAPA	Midpoint	Brier
CHARLS_Stroke__Original_lower__first_positive	Cal_SAPA__AUCGain	0.0306847293406298	0.00580677549539533	0.0631516085001996	194	200	FALSE	SAPA	First positive	AUC
CHARLS_Stroke__Original_lower__first_positive	Cal_SAPA__BrierGain	0.000258779785127526	3.18610273036984e-05	0.000480953903183	194	200	FALSE	SAPA	First positive	Brier
CHARLS_Stroke__Original_lower__midpoint	Cal_PC1__AUCGain	0.0290411804627222	0.00570666327207837	0.0610645978464066	197	200	FALSE	PC1	Midpoint	AUC
CHARLS_Stroke__Original_lower__midpoint	Cal_PC1__BrierGain	0.000245013833736839	3.37886166996593e-05	0.000479463460541701	197	200	FALSE	PC1	Midpoint	Brier
CHARLS_Stroke__Original_lower__midpoint	Cal_Equal__AUCGain	0.030233824408861	0.00691491110407086	0.0610045834482542	197	200	FALSE	Equal	Midpoint	AUC
CHARLS_Stroke__Original_lower__midpoint	Cal_Equal__BrierGain	0.000237718274324256	3.41335775811386e-05	0.000449909633068972	197	200	FALSE	Equal	Midpoint	Brier
CHARLS_Stroke__Four_setting_lower__midpoint	Cal_SAPA__AUCGain	0.053465544905844	0.0151592675813515	0.0972978747760178	199	200	FALSE	SAPA	Midpoint	AUC
CHARLS_Stroke__Four_setting_lower__midpoint	Cal_SAPA__BrierGain	0.000182566343211593	2.95871483585956e-05	0.00037654975884516	199	200	FALSE	SAPA	Midpoint	Brier
CHARLS_Stroke__Four_setting_lower__first_positive	Cal_SAPA__AUCGain	0.0533336552593837	0.0144381185668469	0.096835623683592	199	200	FALSE	SAPA	First positive	AUC
CHARLS_Stroke__Four_setting_lower__first_positive	Cal_SAPA__BrierGain	0.00018180298795363	3.0568100114429e-05	0.000373954383213992	199	200	FALSE	SAPA	First positive	Brier
CHARLS_Stroke__Four_setting_lower__midpoint	Cal_PC1__AUCGain	0.056389773148063	0.0167163287435353	0.0997991772451667	199	200	FALSE	PC1	Midpoint	AUC
CHARLS_Stroke__Four_setting_lower__midpoint	Cal_PC1__BrierGain	0.000186420464738962	2.78647263406526e-05	0.000377878526112105	199	200	FALSE	PC1	Midpoint	Brier
CHARLS_Stroke__Four_setting_lower__midpoint	Cal_Equal__AUCGain	0.0622064476761006	0.0251072613285274	0.10703373376668	199	200	FALSE	Equal	Midpoint	AUC
CHARLS_Stroke__Four_setting_lower__midpoint	Cal_Equal__BrierGain	0.000199827546708511	4.40519485138537e-05	0.000407386955812557	199	200	FALSE	Equal	Midpoint	Brier
ELSA_Stroke__Original_lower__midpoint	Cal_SAPA__AUCGain	0.0712862104233157	-0.124421877734188	0.233956652275246	195	200	FALSE	SAPA	Midpoint	AUC
ELSA_Stroke__Original_lower__midpoint	Cal_SAPA__BrierGain	3.00838095378224e-05	-0.000185209014583427	0.000238432408311357	195	200	FALSE	SAPA	Midpoint	Brier
ELSA_MI__Original_lower__midpoint	Cal_SAPA__AUCGain	-0.0317507771390267	-0.0985789902575927	0.0876806939115179	192	200	FALSE	SAPA	Midpoint	AUC
ELSA_MI__Original_lower__midpoint	Cal_SAPA__BrierGain	-2.61875632485212e-05	-0.000168106411436325	9.40405211926287e-06	192	200	FALSE	SAPA	Midpoint	Brier
