## Supplementary tables, figure source data and SAPA calculator for "A shared cardiovascular and cerebrovascular risk marker phenotype: physiological context and prognosis": Figure_3_a.csv

label	estimate	lower	upper	unit	interval	multiplier	endpoint_identity
Abdominal VAT	0.334633522387267	0.267370551599542	0.398651210536635	partial correlation given total fat	saved 95% interval	1
Abdominal SAT	0.0653824449362801	0.00563835422012787	0.124661434484843	partial correlation given total fat	saved 95% interval	1
Trunk fat	0.353634967466739	0.289366792045317	0.414729180164657	partial correlation given total fat	saved 95% interval	1
Whole-leg fat	-0.371172847130008	-0.430146477628807	-0.309044729478025	partial correlation given total fat	saved 95% interval	1
Gynoid fat	-0.30739345288358	-0.354377815473778	-0.258860922659944	partial correlation given total fat	saved 95% interval	1
