## Supplementary tables, figure source data and SAPA calculator for "A shared cardiovascular and cerebrovascular risk marker phenotype: physiological context and prognosis": Figure_3_b.csv

label	estimate	lower	upper	unit	interval	multiplier	endpoint_identity
Abdominal VAT	0.459076142035415	0.364790810516604	0.553361473554226	partial genetic correlation given whole-body fat	saved delta-method 95% interval	1
Abdominal SAT	0.356875964077714	0.187647698072269	0.52610423008316	partial genetic correlation given whole-body fat	saved delta-method 95% interval	1
Liver fat	0.540967125317865	0.43351821304748	0.64841603758825	partial genetic correlation given whole-body fat	saved delta-method 95% interval	1
Thigh SAT	-0.144305337271614	-0.240014683821528	-0.0485959907216999	partial genetic correlation given whole-body fat	saved delta-method 95% interval	1
