## Supplementary tables, figure source data and SAPA calculator for "A shared cardiovascular and cerebrovascular risk marker phenotype: physiological context and prognosis": Figure_3_c.csv

label	group	estimate	lower	upper	metric	n	multiplier	source
MVP: MI	MI	0.307765126268492	0.169046101595481	0.446484150941503	partial genetic correlation difference		1	MVP
MVP: stroke	Stroke	0.365623946235255	0.15417286332941	0.577075029141099	partial genetic correlation difference		1	MVP
FinnGen: MI	MI	0.353456511471678	0.198217275912125	0.50869574703123	partial genetic correlation difference		1	FinnGen
FinnGen: I9_STR	Stroke	0.0445150529337717	-0.138515886991479	0.227545992859023	partial genetic correlation difference		1	FinnGen
