## Supplementary tables, figure source data and SAPA calculator for "A shared cardiovascular and cerebrovascular risk marker phenotype: physiological context and prognosis": Figure_3_d.csv

label	cohort	model	sample	frame	n	BMI_condition	medication_adjusted	type	outcome	estimate	bootstrap_se	lower	upper
ELSA waves 4 to 6	ELSA	ELSA_main__BMI	ELSA_main	ELSA_W4_W6	2959	TRUE	FALSE	within	Q_without_BMI	0.216848922168275	0.0477567980865805	0.127567621325716	0.312383454583993
ELSA waves 2 to 4	ELSA	ELSA_earlier__BMI	ELSA_earlier	ELSA_W2_W4	2246	TRUE	FALSE	within	Q_without_BMI	0.272977011008644	0.0665306718655784	0.115624596371448	0.372564352476484
CHARLS 40–200 cm	CHARLS	CHARLS_main__BMI	CHARLS_main	CHARLS_W1_W3	5207	TRUE	FALSE	within	Q_without_BMI	0.171138493466509	0.0339840367124342	0.105046054531672	0.233767118435024
CHARLS all positive	CHARLS	CHARLS_positive__BMI	CHARLS_positive	CHARLS_W1_W3	5404	TRUE	FALSE	within	Q_without_BMI	0.0260552500378511	0.0141780656143827	-0.000358638810188785	0.0552234222657968
