## Supplementary tables, figure source data and SAPA calculator for "A shared cardiovascular and cerebrovascular risk marker phenotype: physiological context and prognosis": Figure_3_e.csv

label	group	estimate	lower	upper	metric	n	multiplier	target	comparison	grp
VAT | SAPA	SAPA	9.85262683123479	4.80086969640683	14.9043839660628	MSE improvement (%)	1465	100	VAT	MetS (n=1,465)	SAPA
VAT | MetS	MetS	9.47452543834052	4.50134550011321	14.4477053765678	MSE improvement (%)	1465	100	VAT	MetS (n=1,465)	MetS
Leg fat | SAPA	SAPA	13.0497346465618	7.85113225180585	18.2483370413177	MSE improvement (%)	1465	100	Whole-leg fat	MetS (n=1,465)	SAPA
Leg fat | MetS	MetS	13.425912955703	8.8420312693933	18.0097946420127	MSE improvement (%)	1465	100	Whole-leg fat	MetS (n=1,465)	MetS
VAT | SAPA	SAPA	10.4397626263338	5.58260587329146	15.2969193793761	MSE improvement (%)	1867	100	VAT	PhenoAge (n=1,867)	SAPA
VAT | PhenoAge	PhenoAge	-0.460658172425426	-2.9753515069245	2.05403516207365	MSE improvement (%)	1867	100	VAT	PhenoAge (n=1,867)	PhenoAge
Leg fat | SAPA	SAPA	13.5687750263331	7.77145090080354	19.3660991518627	MSE improvement (%)	1867	100	Whole-leg fat	PhenoAge (n=1,867)	SAPA
Leg fat | PhenoAge	PhenoAge	1.01510242649173	-2.01546524995396	4.04567010293742	MSE improvement (%)	1867	100	Whole-leg fat	PhenoAge (n=1,867)	PhenoAge
VAT | Waist	Waist	13.5005801065902	7.87715409774323	19.1240061154371	MSE improvement (%)	1465	100	VAT	Waist (n=1,465)	Waist
VAT | Waist + SAPA	Waist + SAPA	19.0199116344822	12.3874489795938	25.6523742893706	MSE improvement (%)	1465	100	VAT	Waist (n=1,465)	Waist + SAPA
Leg fat | Waist	Waist	25.8256118629724	18.7615121717478	32.8897115541969	MSE improvement (%)	1465	100	Whole-leg fat	Waist (n=1,465)	Waist
Leg fat | Waist + SAPA	Waist + SAPA	32.2234736772699	25.9635529305371	38.4833944240026	MSE improvement (%)	1465	100	Whole-leg fat	Waist (n=1,465)	Waist + SAPA
