## Supplementary tables, figure source data and SAPA calculator for "A shared cardiovascular and cerebrovascular risk marker phenotype: physiological context and prognosis": Figure_3_h.csv

label	group	estimate	lower	upper	metric	n	multiplier	target	short
SAPA added to body shape	SAPA	6.46602066813715	2.80491534298246	10.1271259932918	Paired RMSE reduction (g)	1869	1000	VAT	SAPA + body shape
SAPA added after lipids/glycaemia	Comparator	0.0413781382954115	-1.48022085209452	1.56297712868534	Paired RMSE reduction (g)	1869	1000	VAT	SAPA after lipids
Lipids/glycaemia versus SAPA	Comparator	-0.177507840162905	-2.33532007514037	1.98030439481456	Paired RMSE reduction (g)	1869	1000	VAT	Lipids vs SAPA
Full8 versus SAPA	Comparator	-0.905654016079116	-3.75798919219954	1.94668116004131	Paired RMSE reduction (g)	1869	1000	VAT	Full8 vs SAPA
Full8 versus combined model	Comparator	-0.769524314211623	-2.3551733336156	0.816124705192354	Paired RMSE reduction (g)	1869	1000	VAT	Full8 vs combined
SAPA added to body shape	SAPA	23.1387186369363	-2.06428669659056	48.3417239704631	Paired RMSE reduction (g)	1869	1000	Whole-leg fat	SAPA + body shape
SAPA added after lipids/glycaemia	Comparator	-2.41066389016065	-15.3606474805511	10.5393197002298	Paired RMSE reduction (g)	1869	1000	Whole-leg fat	SAPA after lipids
Lipids/glycaemia versus SAPA	Comparator	21.9458795419392	-0.360292324212867	44.2520514080912	Paired RMSE reduction (g)	1869	1000	Whole-leg fat	Lipids vs SAPA
Full8 versus SAPA	Comparator	11.694006039471	-43.3399428538312	66.7279549327732	Paired RMSE reduction (g)	1869	1000	Whole-leg fat	Full8 vs SAPA
Full8 versus combined model	Comparator	-7.8412096123075	-42.7676543917136	27.0852351670987	Paired RMSE reduction (g)	1869	1000	Whole-leg fat	Full8 vs combined
