## Supplementary tables, figure source data and SAPA calculator for "A shared cardiovascular and cerebrovascular risk marker phenotype: physiological context and prognosis": Figure_4_a.csv

run	trait1	trait2	rg	SE	P	lower	upper	comparison_family	Holm_family	estimate	source
Direct14_Default	gSAPA	MVP_MI	0.522924247029192	0.023746533718198	1.80913029423688e-107	0.476381040941524	0.56946745311686	vascular7	1.08547817654213e-106	0.522924247029192	MVP
Direct14_Default	gSAPA	MVP_CAD	0.540623046095672	0.020770381256051	2.35335222018625e-149	0.499913098833812	0.581332993357532	vascular7	1.64734655413038e-148	0.540623046095672	MVP
Direct14_Default	gSAPA	MVP_Stroke	0.396301779461441	0.0420180097240425	4.03448124255834e-21	0.313946480402318	0.478657078520565	vascular7	8.06896248511668e-21	0.396301779461441	MVP
Direct14_Default	gSAPA	MVP_CerebralInfarction	0.418436879831439	0.0362352276014891	7.57411269946458e-31	0.347415833732521	0.489457925930358	vascular7	2.27223380983937e-30	0.418436879831439	MVP
Direct14_Default	gSAPA	FG_MI	0.389733378488539	0.0246892323166139	3.91157181406379e-56	0.341342483147975	0.438124273829102	vascular7	1.56462872562552e-55	0.389733378488539	FinnGen
Direct14_Default	gSAPA	FG_CAD	0.37539553216679	0.0217806443858997	1.44349546835462e-66	0.332705469170427	0.418085595163153	vascular7	7.2174773417731e-66	0.37539553216679	FinnGen
Direct14_Default	gSAPA	FG_Stroke	0.372420099474027	0.0422637958268574	1.23152629437804e-18	0.289583059653386	0.455257139294667	vascular7	1.23152629437804e-18	0.372420099474027	FinnGen
