## Supplementary tables, figure source data and SAPA calculator for "A shared cardiovascular and cerebrovascular risk marker phenotype: physiological context and prognosis": Figure_4_b.csv

id.outcome	outcome	method	nsnp	b	se	pval	instrument_set	outcome_id	OR	OR_low	OR_high	Holm_main7	estimate	lower	upper
GCST90476623	Stroke	Inverse variance weighted (multiplicative random effects)	263	0.0928497588937702	0.016709511388252	2.74921076197244e-08	Broad	GCST90476623	1.09729686378848	1.06194179736069	1.13382900105501	3.92730532179451e-08	1.09729686378848	1.06194179736069	1.13382900105501
GCST90476623	Stroke	Inverse variance weighted (multiplicative random effects)	126	0.127413243294787	0.0275029833160432	3.60916437176165e-06	AxisConsistent	GCST90476623	1.13588631821182	1.07627649677841	1.19879764332199	7.21832874352329e-06	1.13588631821182	1.07627649677841	1.19879764332199
GCST90477991	Cerebral infarction	Inverse variance weighted (multiplicative random effects)	263	0.10532026630773	0.0150125692280711	2.29173170283322e-12	Broad	GCST90477991	1.111066390511	1.07884996937949	1.14424485253789	6.87519510849966e-12	1.111066390511	1.07884996937949	1.14424485253789
GCST90477991	Cerebral infarction	Inverse variance weighted (multiplicative random effects)	126	0.15322791777682	0.0249649695204893	8.37158245495455e-10	AxisConsistent	GCST90477991	1.1655906074908	1.10992958626705	1.22404293126382	2.51147473648636e-09	1.1655906074908	1.10992958626705	1.22404293126382
GCST90475936	Coronary atherosclerosis	Inverse variance weighted (multiplicative random effects)	263	0.269420519815563	0.013489269866946	9.46911292294114e-89	Broad	GCST90475936	1.3092055721905	1.27504510043675	1.34428125692774	6.6283790460588e-88	1.3092055721905	1.27504510043675	1.34428125692774
GCST90475936	Coronary atherosclerosis	Inverse variance weighted (multiplicative random effects)	126	0.285791877830673	0.0160023447648995	2.44359655158709e-71	AxisConsistent	GCST90475936	1.33081545422896	1.2897227619914	1.3732174273485	1.71051758611096e-70	1.33081545422896	1.2897227619914	1.3732174273485
GCST90475932	Myocardial infarction	Inverse variance weighted (multiplicative random effects)	263	0.238747263922761	0.01574589332843	6.26294499173363e-52	Broad	GCST90475932	1.26965760774718	1.23107197349974	1.30945263608556	3.75776699504018e-51	1.26965760774718	1.23107197349974	1.30945263608556
GCST90475932	Myocardial infarction	Inverse variance weighted (multiplicative random effects)	126	0.2691085884038	0.0192747208578056	2.66848973013602e-44	AxisConsistent	GCST90475932	1.3087972535351	1.26027523240077	1.35918742733516	1.60109383808161e-43	1.3087972535351	1.26027523240077	1.35918742733516
R12_I9_STR	Stroke excluding SAH	Inverse variance weighted (multiplicative random effects)	249	0.0726590963762831	0.012939777931761	1.96365266089725e-08	Broad	R12_I9_STR	1.07536387897759	1.04843348555315	1.1029860149875	3.92730532179451e-08	1.07536387897759	1.04843348555315	1.1029860149875
R12_I9_STR	Stroke excluding SAH	Inverse variance weighted (multiplicative random effects)	119	0.0837640643747542	0.0201366883681025	3.18563229548802e-05	AxisConsistent	R12_I9_STR	1.08737231367512	1.04529187764994	1.13114678668071	3.18563229548802e-05	1.08737231367512	1.04529187764994	1.13114678668071
R12_I9_CORATHER	Coronary atherosclerosis	Inverse variance weighted (multiplicative random effects)	249	0.178989417527454	0.0147154880081482	4.87276702364973e-34	Broad	R12_I9_CORATHER	1.19600808737816	1.16200511583451	1.23100606493172	2.43638351182487e-33	1.19600808737816	1.16200511583451	1.23100606493172
R12_I9_CORATHER	Coronary atherosclerosis	Inverse variance weighted (multiplicative random effects)	119	0.142209200559112	0.0197606141713054	6.17333286606672e-13	AxisConsistent	R12_I9_CORATHER	1.15281779343924	1.10902183466732	1.19834328173421	3.08666643303336e-12	1.15281779343924	1.10902183466732	1.19834328173421
R12_I9_MI_STRICT	Myocardial infarction	Inverse variance weighted (multiplicative random effects)	249	0.190815824175567	0.0168049466955551	7.02474253712348e-30	Broad	R12_I9_MI_STRICT	1.21023653524235	1.17102347180221	1.25076269306649	2.80989701484939e-29	1.21023653524235	1.17102347180221	1.25076269306649
R12_I9_MI_STRICT	Myocardial infarction	Inverse variance weighted (multiplicative random effects)	119	0.169049502082076	0.0253529181626839	2.59574620103479e-11	AxisConsistent	R12_I9_MI_STRICT	1.18417875678712	1.12677298581569	1.24450918301946	1.03829848041392e-10	1.18417875678712	1.12677298581569	1.24450918301946
