## Supplementary tables, figure source data and SAPA calculator for "A shared cardiovascular and cerebrovascular risk marker phenotype: physiological context and prognosis": Figure_4_c.csv

family	LOC	CHR_unit	START_unit	STOP_unit	rho_unit	p_bivar_unit	rho_reference	p_bivar_reference	rho_rep_unit	p_bivar_rep_unit	rho_rep_reference	p_bivar_rep_reference	overlaps_extended_MHC_25_33Mb	label	source	estimate	lower	upper
CORATHER	961	6	31427210	32208901	0.388374	5.46199e-06	0.390151	5.32707e-06	0.340986	0.000134418	0.341464	0.000137828	True	CORATHER 6:31.4 Mb	MVP	0.388374	0.22739	0.55048
CORATHER	962	6	32208902	32454577	0.631227	0.00010592	0.631448	0.000106604	0.732277	1.91658e-06	0.73263	1.92913e-06	True	CORATHER 6:32.2 Mb	MVP	0.631227	0.35553	0.94238
CORATHER	970	6	33864263	34979270	0.934804	2.02422e-11	0.937533	2.04349e-11	0.337112	0.000710616	0.338716	0.000698733	False	CORATHER 6:33.9 Mb	MVP	0.934804	0.70444	1
CORATHER	971	6	34979271	36346353	0.628589	2.66743e-06	0.630446	2.70379e-06	0.445704	0.000698003	0.446799	0.000704909	False	CORATHER 6:35.0 Mb	MVP	0.628589	0.37979	0.91054
CORATHER	977	6	42103739	43770626	0.485754	2.3838e-06	0.4878	2.4304e-06	0.515336	2.62914e-06	0.517283	2.67646e-06	False	CORATHER 6:42.1 Mb	MVP	0.485754	0.29784	0.68931
CORATHER	1264	8	19488889	20135628	0.763526	0	0.766065	0	0.460243	4.04e-14	0.463643	3.54e-14	False	CORATHER 8:19.5 Mb	MVP	0.763526	0.65748	0.87581
MI	1264	8	19488889	20135628	0.619998	1.48459e-11	0.622264	1.54219e-11	0.565951	2.32278e-09	0.569247	2.16122e-09	False	MI 8:19.5 Mb	MVP	0.619998	0.45218	0.82144
CORATHER	1351	8	125453323	126766827	0.660955	3.0592e-12	0.663881	3.1427e-12	0.521149	6.21719e-06	0.523475	6.1964e-06	False	CORATHER 8:125.5 Mb	MVP	0.660955	0.48897	0.84284
CORATHER	1722	11	116247378	117295641	0.587206	0	0.588579	0	0.39395	3.63407e-09	0.395392	3.80228e-09	False	CORATHER 11:116.2 Mb	MVP	0.587206	0.47586	0.70337
CORATHER	2209	17	45883902	47516224	0.755539	1.5225e-12	0.757792	1.6042e-12	0.511904	0.000342639	0.513124	0.000346729	False	CORATHER 17:45.9 Mb	MVP	0.755539	0.57225	0.96021
CORATHER	2318	19	10028841	11681978	0.516076	4.72679e-07	0.518924	4.84556e-07	0.46958	1.01458e-07	0.471909	1.05433e-07	False	CORATHER 19:10.0 Mb	MVP	0.516076	0.32326	0.73018
MI	2318	19	10028841	11681978	0.399821	0.00176475	0.402042	0.00177536	0.492843	1.26463e-07	0.495303	1.30671e-07	False	MI 19:10.0 Mb	MVP	0.399821	0.15264	0.67053
CORATHER	961	6	31427210	32208901	0.388374	5.46199e-06	0.390151	5.32707e-06	0.340986	0.000134418	0.341464	0.000137828	True	CORATHER 6:31.4 Mb	FinnGen	0.340986	0.17623	0.51285
CORATHER	962	6	32208902	32454577	0.631227	0.00010592	0.631448	0.000106604	0.732277	1.91658e-06	0.73263	1.92913e-06	True	CORATHER 6:32.2 Mb	FinnGen	0.732277	0.49155	0.98086
CORATHER	970	6	33864263	34979270	0.934804	2.02422e-11	0.937533	2.04349e-11	0.337112	0.000710616	0.338716	0.000698733	False	CORATHER 6:33.9 Mb	FinnGen	0.337112	0.14126	0.53639
CORATHER	971	6	34979271	36346353	0.628589	2.66743e-06	0.630446	2.70379e-06	0.445704	0.000698003	0.446799	0.000704909	False	CORATHER 6:35.0 Mb	FinnGen	0.445704	0.19732	0.71577
CORATHER	977	6	42103739	43770626	0.485754	2.3838e-06	0.4878	2.4304e-06	0.515336	2.62914e-06	0.517283	2.67646e-06	False	CORATHER 6:42.1 Mb	FinnGen	0.515336	0.31771	0.73761
CORATHER	1264	8	19488889	20135628	0.763526	0	0.766065	0	0.460243	4.04e-14	0.463643	3.54e-14	False	CORATHER 8:19.5 Mb	FinnGen	0.460243	0.34638	0.57699
MI	1264	8	19488889	20135628	0.619998	1.48459e-11	0.622264	1.54219e-11	0.565951	2.32278e-09	0.569247	2.16122e-09	False	MI 8:19.5 Mb	FinnGen	0.565951	0.38971	0.77652
CORATHER	1351	8	125453323	126766827	0.660955	3.0592e-12	0.663881	3.1427e-12	0.521149	6.21719e-06	0.523475	6.1964e-06	False	CORATHER 8:125.5 Mb	FinnGen	0.521149	0.30781	0.75798
CORATHER	1722	11	116247378	117295641	0.587206	0	0.588579	0	0.39395	3.63407e-09	0.395392	3.80228e-09	False	CORATHER 11:116.2 Mb	FinnGen	0.39395	0.26791	0.52167
CORATHER	2209	17	45883902	47516224	0.755539	1.5225e-12	0.757792	1.6042e-12	0.511904	0.000342639	0.513124	0.000346729	False	CORATHER 17:45.9 Mb	FinnGen	0.511904	0.24949	0.84142
CORATHER	2318	19	10028841	11681978	0.516076	4.72679e-07	0.518924	4.84556e-07	0.46958	1.01458e-07	0.471909	1.05433e-07	False	CORATHER 19:10.0 Mb	FinnGen	0.46958	0.30529	0.65269
MI	2318	19	10028841	11681978	0.399821	0.00176475	0.402042	0.00177536	0.492843	1.26463e-07	0.495303	1.30671e-07	False	MI 19:10.0 Mb	FinnGen	0.492843	0.32152	0.69013
