## Supplementary tables, figure source data and SAPA calculator for "A shared cardiovascular and cerebrovascular risk marker phenotype: physiological context and prognosis": Figure_4_e.csv

locus	SNP	ISI_lower_allele	absolute_ISI_beta	ISI_SE	T_at_ISI_lower_allele	T_SE_reference	T_SE_unknown_upper	candidate_genes	ISI_beta_per_lowering_allele	region	lower	upper	xlow	xhigh
SLC2A4_region	rs117643180	A	0.1251	0.0222	-0.0026598749347335	0.017262114557173	0.0300308132222232	SLC2A4	-0.1251	SLC2A4	-0.0364936194667926	0.0311738695973256	0.081588	0.168612
IRS1_region	rs2972144	G	0.0458	0.0066	0.0846608471568867	0.0057257951355978	0.0099605854173977	IRS1	-0.0458	IRS1	0.073438288691115	0.0958834056226584	0.032864	0.058736
COBLL1_region	rs12692738	T	0.0351	0.0076	0.0402204747401881	0.0066004750067616	0.011482256196645	COBLL1;GRB14	-0.0351	COBLL1	0.0272835437269354	0.0531574057534408	0.020204	0.049996
PPARG_region	rs11128603	A	0.0389	0.0092	0.0278529799699543	0.0083796901381733	0.0145772840320472	PPARG	-0.0389	PPARG	0.0114287872991346	0.044277172640774	0.020868	0.056932
C5orf67_region	rs459193	G	0.0348	0.007	0.0518397083472167	0.0062817873953616	0.0109277765452998	MAP3K1;ANKRD55	-0.0348	C5orf67	0.039527405052308	0.0641520116421254	0.02108	0.04852
MTOR_region	rs2295080	T	0.0243	0.0069	0.0019878136351625	0.0059651238011859	0.010376761323533	MTOR	-0.0243	MTOR	-0.00970382901516186	0.0136794562854869	0.010776	0.037824
BCL2_region	rs12454712	T	0.0231	0.0068	0.0117364044919216	0.0056482143528795	0.0098254654412314	BCL2	-0.0231	BCL2	0.00066590436027778	0.0228069046235654	0.009772	0.036428
FAM101A_region	rs1906937	A	0.0313	0.007	0.0393290284713378	0.0060858100328404	0.0105868428583618	FAM101A	-0.0313	FAM101A	0.0274008408069706	0.051257216135705	0.01758	0.04502
