## Supplementary tables, figure source data and SAPA calculator for "A shared cardiovascular and cerebrovascular risk marker phenotype: physiological context and prognosis": Figure_4_f.csv

Region	Variant	ISI_lowering_allele	Study	Outcome	Endpoint_ID	OR	Lower_95	Upper_95	Log_OR	SE_log_OR	Status	MVP_imputation_r2	Interval_method
SLC2A4	rs117643180	A	MVP	MI	GCST90475932	0.9852216748768474	0.9328358208955223	1.0407993338884263	-0.0148886124937505	0.0279380314456833	Available	0.9033	Source 95% interval aligned to the ISI-lowering allele
SLC2A4	rs117643180	A	FinnGen	MI	R12 I9_MI_STRICT	0.9548563200782627	0.8997334879602064	1.013356292940079	-0.0461943999999999	0.0303379	Available		Pointwise 95% Wald interval on the log odds scale
SLC2A4	rs117643180	A	MVP	Stroke	GCST90476623 (CircStrk)	0.9746588693957114	0.9074410163339383	1.0482180293501049	-0.0256677467485778	0.0367910633568139	Available	0.9033	Source 95% interval aligned to the ISI-lowering allele
SLC2A4	rs117643180	A	FinnGen	Stroke	R12 I9_STR	0.9501358543811486	0.8997854760630625	1.0033037493898427	-0.0511503	0.0277799	Available		Pointwise 95% Wald interval on the log odds scale
IRS1	rs2972144	G	MVP	MI	GCST90475932	1.0469011725293131	1.030502885408079	1.0634903754121026	0.0458345363437993	0.0080382559565765	Available	0.9664	Source 95% interval aligned to the ISI-lowering allele
IRS1	rs2972144	G	FinnGen	MI	R12 I9_MI_STRICT	1.0447346189423568	1.0253383281796378	1.064497828686852	0.0437629	0.0095613599999999	Available		Pointwise 95% Wald interval on the log odds scale
IRS1	rs2972144	G	MVP	Stroke	GCST90476623 (CircStrk)	1.0306090899721736	1.007759750075582	1.0539629005059021	0.0301499769508833	0.0114357847976615	Available	0.9664	Source 95% interval aligned to the ISI-lowering allele
IRS1	rs2972144	G	FinnGen	Stroke	R12 I9_STR	1.0150174454687646	0.9979502579961856	1.0323765201229846	0.0149058	0.00865186	Available		Pointwise 95% Wald interval on the log odds scale
COBLL1	rs12692738	T	MVP	MI	GCST90475932	1.026	1.008	1.045	0.0256677467485778	0.00919626994474	Available	0.9056	Source 95% interval aligned to the ISI-lowering allele
COBLL1	rs12692738	T	FinnGen	MI	R12 I9_MI_STRICT	1.0024832882652106	0.979860976593075	1.0256278872797515	0.00248021	0.0116453	Available		Pointwise 95% Wald interval on the log odds scale
COBLL1	rs12692738	T	MVP	Stroke	GCST90476623 (CircStrk)	1.038	1.011	1.066	0.0372957847436968	0.0135138671228568	Available	0.9056	Source 95% interval aligned to the ISI-lowering allele
COBLL1	rs12692738	T	FinnGen	Stroke	R12 I9_STR	0.9983507115734478	0.9778982805246471	1.0192308987029541	-0.00165065	0.0105606999999999	Available		Pointwise 95% Wald interval on the log odds scale
PPARG	rs11128603	A	MVP	MI	GCST90475932	1.02	0.9943000000000001	1.046	0.0198026272961797	0.0129312765537208	Available	0.9984	Source 95% interval aligned to the ISI-lowering allele
PPARG	rs11128603	A	FinnGen	MI	R12 I9_MI_STRICT	0.998514374635547	0.9748312986313163	1.0227728200291375	-0.0014867299999999	0.0122469999999999	Available		Pointwise 95% Wald interval on the log odds scale
PPARG	rs11128603	A	MVP	Stroke	GCST90476623 (CircStrk)	1.009	0.9758999999999999	1.043	0.0089597413714717	0.0169636619289618	Available	0.9984	Source 95% interval aligned to the ISI-lowering allele
PPARG	rs11128603	A	FinnGen	Stroke	R12 I9_STR	1.0075656459635722	0.9858715388592039	1.0297371319804105	0.00753717	0.0111053	Available		Pointwise 95% Wald interval on the log odds scale
C5orf67	rs459193	G	MVP	MI	GCST90475932	1.0361620557455187	1.0185373803218578	1.054073995994519	0.0355235560690467	0.0087488840345117	Available	0.9948	Source 95% interval aligned to the ISI-lowering allele
C5orf67	rs459193	G	FinnGen	MI	R12 I9_MI_STRICT	1.0314090736424602	1.0116393113236581	1.0515651826539687	0.0309258999999999	0.00987439	Available		Pointwise 95% Wald interval on the log odds scale
C5orf67	rs459193	G	MVP	Stroke	GCST90476623 (CircStrk)	1.0253255408592228	1.0006003602161297	1.0507512871703268	0.0250101630041676	0.0124760557381577	Available	0.9948	Source 95% interval aligned to the ISI-lowering allele
C5orf67	rs459193	G	FinnGen	Stroke	R12 I9_STR	1.0089436878976272	0.9914401126528901	1.026756283467887	0.0089039299999999	0.00892891	Available		Pointwise 95% Wald interval on the log odds scale
MTOR	rs2295080	T	MVP	MI	GCST90475932						Excluded (MVP imputation r2 < 0.90)	0.8963
MTOR	rs2295080	T	FinnGen	MI	R12 I9_MI_STRICT	1.0160045220672727	0.9964834667365913	1.0359079937791025	0.0158778	0.0098982299999999	Available		Pointwise 95% Wald interval on the log odds scale
MTOR	rs2295080	T	MVP	Stroke	GCST90476623 (CircStrk)						Excluded (MVP imputation r2 < 0.90)	0.8963
MTOR	rs2295080	T	FinnGen	Stroke	R12 I9_STR	0.9975791749345976	0.9801579821836631	1.0153100095620273	-0.00242376	0.00898865	Available		Pointwise 95% Wald interval on the log odds scale
BCL2	rs12454712	T	MVP	MI	GCST90475932	1.007	0.99	1.025	0.006975613736425	0.0088631599146517	Available	0.9631	Source 95% interval aligned to the ISI-lowering allele
BCL2	rs12454712	T	FinnGen	MI	R12 I9_MI_STRICT	1.024634127409316	1.006322917780284	1.0432785306804226	0.0243355999999999	0.0092002999999999	Available		Pointwise 95% Wald interval on the log odds scale
BCL2	rs12454712	T	MVP	Stroke	GCST90476623 (CircStrk)	1.005	0.9819	1.028	0.0049875415110389	0.0117045456451672	Available	0.9631	Source 95% interval aligned to the ISI-lowering allele
BCL2	rs12454712	T	FinnGen	Stroke	R12 I9_STR	1.0036237700355228	0.9873485131298412	1.020167305045464	0.00361722	0.0083415399999999	Available		Pointwise 95% Wald interval on the log odds scale
FAM101A	rs1906937	A	MVP	MI	GCST90475932						Excluded (MVP imputation r2 < 0.90)	0.8893
FAM101A	rs1906937	A	FinnGen	MI	R12 I9_MI_STRICT	1.0021190219604175	0.9825443110012319	1.0220837095393294	0.00211678	0.0100646	Available		Pointwise 95% Wald interval on the log odds scale
FAM101A	rs1906937	A	MVP	Stroke	GCST90476623 (CircStrk)						Excluded (MVP imputation r2 < 0.90)	0.8893
FAM101A	rs1906937	A	FinnGen	Stroke	R12 I9_STR	1.0155166522666352	0.9975286711736138	1.0338290024461334	0.0153975	0.0091183099999999	Available		Pointwise 95% Wald interval on the log odds scale
