## Supplementary tables, figure source data and SAPA calculator for "A shared cardiovascular and cerebrovascular risk marker phenotype: physiological context and prognosis": Figure_4_g.csv

region	SNP	aligned_allele	trait	raw_beta	raw_SE	sign	coefficient	aligned_beta	contribution	contribution_SE	lower	upper	interval_excludes_zero
SLC2A4	rs117643180	A	SBP	-0.04961	0.007385	1	0.291431475902566	-0.04961	-0.0144579155195263	0.00215222144954045	-0.0186762695606256	-0.010239561478427	TRUE
SLC2A4	rs117643180	A	DBP	-0.05033	0.0077879999999999	1	0.401164495384613	-0.05033	-0.0201906090527076	0.00312426909005533	-0.026314176469216	-0.0140670416361991	TRUE
SLC2A4	rs117643180	A	LDL	0.006221	0.0080569999999999	1	0.267786578489337	0.006221	0.00166590030478217	0.00215755646288856	-0.00256291036247942	0.00589471097204375	FALSE
SLC2A4	rs117643180	A	HDL	0.01206	0.008115	1	-0.492838946583687	0.01206	-0.00594363769579926	0.00399938805152662	-0.0137824382767914	0.00189516288519291	FALSE
SLC2A4	rs117643180	A	TG	0.0236999999999999	0.007919	1	0.572092010629286	0.0236999999999999	0.013558580651914	0.00453039663217332	0.00467900325285432	0.0224381580509737	TRUE
SLC2A4	rs117643180	A	HbA1c	0.02382	0.0078169999999999	1	0.424616865781418	0.02382	0.0101143737429134	0.0033192300398133	0.00360868286487931	0.0166200646209475	TRUE
SLC2A4	rs117643180	A	BMI	-0.001108	0.008028	1	0.58901055257504	-0.001108	-0.000652623692253144	0.00472857671607242	-0.00992063405575509	0.0086153866712488	FALSE
SLC2A4	rs117643180	A	CRP	0.01779	0.0080839999999999	1	0.74457877042963	0.01779	0.0132460563259431	0.00601917478015306	0.00144847375684313	0.0250436388950431	TRUE
IRS1	rs2972144	G	SBP	-0.01567	0.002448	-1	0.291431475902566	0.01567	0.00456673122739321	0.000713424253009482	0.00316841969149463	0.00596504276329179	TRUE
IRS1	rs2972144	G	DBP	-0.01384	0.002582	-1	0.401164495384613	0.01384	0.00555211661612304	0.00103580672708307	0.00352193543104023	0.00758229780120586	TRUE
IRS1	rs2972144	G	LDL	-0.0134	0.002673	-1	0.267786578489337	0.0134	0.00358834015175712	0.000715793524301998	0.0021853848441252	0.00499129545938903	TRUE
IRS1	rs2972144	G	HDL	0.05876	0.002694	-1	-0.492838946583687	-0.05876	0.0289592165012574	0.00132770812209645	0.0263569085819484	0.0315615244205665	TRUE
IRS1	rs2972144	G	TG	-0.04988	0.002628	-1	0.572092010629286	0.04988	0.0285359494901888	0.00150345780393376	0.0255891721944786	0.031482726785899	TRUE
IRS1	rs2972144	G	HbA1c	-0.02535	0.002589	-1	0.424616865781418	0.02535	0.0107640375475589	0.00109933306550809	0.00860934473916309	0.0129187303559548	TRUE
IRS1	rs2972144	G	BMI	0.003421	0.002661	-1	0.58901055257504	-0.003421	-0.00201500510035921	0.00156735708040218	-0.00508702497794749	0.00105701477722906	FALSE
IRS1	rs2972144	G	CRP	-0.0063249999999999	0.002683	-1	0.74457877042963	0.0063249999999999	0.00470946072296734	0.0019977048410627	0.000793959234484449	0.00862496221145022	TRUE
COBLL1	rs12692738	T	SBP	0.0126599999999999	0.0028219999999999	1	0.291431475902566	0.0126599999999999	0.00368952248492646	0.000822419624997012	0.00207758001993231	0.0053014649499206	TRUE
COBLL1	rs12692738	T	DBP	0.007209	0.0029759999999999	1	0.401164495384613	0.007209	0.00289199484722768	0.00119386553826457	0.000552018392229122	0.00523197130222623	TRUE
COBLL1	rs12692738	T	LDL	0.01425	0.003081	1	0.267786578489337	0.01425	0.00381595874347305	0.000825050448325647	0.00219885986475478	0.00543305762219132	TRUE
COBLL1	rs12692738	T	HDL	-0.0400999999999999	0.003107	1	-0.492838946583687	-0.0400999999999999	0.0197628417580058	0.00153125060703552	0.0167615905682162	0.0227640929477954	TRUE
COBLL1	rs12692738	T	TG	0.0456299999999999	0.003029	1	0.572092010629286	0.0456299999999999	0.0261045584450143	0.00173286670019611	0.0227081397126299	0.0295009771773986	TRUE
COBLL1	rs12692738	T	HbA1c	0.01544	0.0029849999999999	1	0.424616865781418	0.01544	0.00655608440766509	0.00126748134435749	0.00407182097272441	0.00904034784260577	TRUE
COBLL1	rs12692738	T	BMI	-0.01932	0.003068	1	0.58901055257504	-0.01932	-0.0113796838757498	0.00180708437530022	-0.0149215692513382	-0.00783779850016134	TRUE
COBLL1	rs12692738	T	CRP	-0.01507	0.003092	1	0.74457877042963	-0.01507	-0.0112208020703745	0.00230223755816842	-0.0157331876843846	-0.00670841645636443	TRUE
PPARG	rs11128603	A	SBP	0.008701	0.003581	1	0.291431475902566	0.008701	0.00253574527182823	0.00104361611520709	0.000490257686022333	0.00458123285763412	TRUE
PPARG	rs11128603	A	DBP	-0.01107	0.003777	1	0.401164495384613	-0.01107	-0.00444089096390767	0.00151519829906768	-0.00741067963008032	-0.00147110229773501	TRUE
PPARG	rs11128603	A	LDL	0.0027	0.0039119999999999	1	0.267786578489337	0.0027	0.00072302376192121	0.00104758109505026	-0.0013302351843773	0.00277628270821972	FALSE
PPARG	rs11128603	A	HDL	-0.02942	0.0039439999999999	1	-0.492838946583687	-0.02942	0.0144993218084921	0.00194375680532601	0.0106895584700531	0.0183090851469311	TRUE
PPARG	rs11128603	A	TG	0.03533	0.003846	1	0.572092010629286	0.03533	0.0202120107355327	0.00220026587288023	0.0158994896246874	0.0245245318463779	TRUE
PPARG	rs11128603	A	HbA1c	0.009445	0.00379	1	0.424616865781418	0.009445	0.00401050629730549	0.00160929792131157	0.000856282371534808	0.00716473022307618	TRUE
PPARG	rs11128603	A	BMI	-0.01951	0.0038939999999999	1	0.58901055257504	-0.01951	-0.011491595880739	0.00229360709172715	-0.0159870657805242	-0.00699612598095382	TRUE
PPARG	rs11128603	A	CRP	0.0024239999999999	0.0039269999999999	1	0.74457877042963	0.0024239999999999	0.00180485893952135	0.00292396083147708	-0.00392610429017373	0.00753582216921643	FALSE
C5orf67	rs459193	G	SBP	-0.0190299999999999	0.0026849999999999	-1	0.291431475902566	0.0190299999999999	0.0055459409864258	0.000782493512798361	0.00401225370134102	0.00707962827151059	TRUE
C5orf67	rs459193	G	DBP	-0.0118	0.0028319999999999	-1	0.401164495384613	0.0118	0.00473374104553843	0.00113609785092918	0.00250698925771723	0.00696049283335963	TRUE
C5orf67	rs459193	G	LDL	-0.0028809999999999	0.0029329999999999	-1	0.267786578489337	0.0028809999999999	0.000771493132627753	0.000785418034709199	-0.000767926215402276	0.00231091248065778	FALSE
C5orf67	rs459193	G	HDL	0.04075	0.002957	-1	-0.492838946583687	-0.04075	0.0200831870732852	0.00145732476504796	0.0172268305337912	0.0229395436127793	TRUE
C5orf67	rs459193	G	TG	-0.0451599999999999	0.0028839999999999	-1	0.572092010629286	0.0451599999999999	0.0258356752000185	0.0016499133586548	0.0226018450170551	0.0290695053829819	TRUE
C5orf67	rs459193	G	HbA1c	-0.01145	0.00284	-1	0.424616865781418	0.01145	0.00486186311319724	0.00120591189881923	0.00249827579151155	0.00722545043488292	TRUE
C5orf67	rs459193	G	BMI	-0.005006	0.002919	-1	0.58901055257504	0.005006	0.00294858682619065	0.00171932180296654	-0.000421283907623771	0.00631845756000507	FALSE
C5orf67	rs459193	G	CRP	0.01738	0.0029429999999999	-1	0.74457877042963	-0.01738	-0.012940779030067	0.00219129532137433	-0.0172357178599606	-0.00864584020017329	TRUE
MTOR	rs2295080	T	SBP	0.00745	0.002549	1	0.291431475902566	0.00745	0.00217116449547412	0.000742858832075641	0.000715161184605861	0.00362716780634237	TRUE
MTOR	rs2295080	T	DBP	0.0050029999999999	0.002689	1	0.401164495384613	0.0050029999999999	0.00200702597040918	0.00107873132808922	-0.000107287432645701	0.00412133937346406	FALSE
MTOR	rs2295080	T	LDL	0.0049589999999999	0.002785	1	0.267786578489337	0.0049589999999999	0.0013279536427286	0.000745785621092804	-0.000133786174613299	0.00278969346007049	FALSE
MTOR	rs2295080	T	HDL	-0.008876	0.002807	1	-0.492838946583687	-0.008876	0.00437443848987681	0.00138339892306041	0.0016629766006784	0.00708590037907521	TRUE
MTOR	rs2295080	T	TG	0.004156	0.002739	1	0.572092010629286	0.004156	0.00237761439617531	0.00156696001711361	-0.000693627237367372	0.005448856029718	FALSE
MTOR	rs2295080	T	HbA1c	0.004597	0.002697	1	0.424616865781418	0.004597	0.00195196373199718	0.00114519168701248	-0.000292611974547291	0.00419653943854165	FALSE
MTOR	rs2295080	T	BMI	-0.01644	0.002772	1	0.58901055257504	-0.01644	-0.00968333348433366	0.00163273725173801	-0.0128834984977402	-0.00648316847092716	TRUE
MTOR	rs2295080	T	CRP	-0.0034099999999999	0.002795	1	0.74457877042963	-0.0034099999999999	-0.00253901360716496	0.00208109766335082	-0.00661796502733256	0.00153993781300264	FALSE
BCL2	rs12454712	T	SBP	0.004616	0.0024139999999999	1	0.291431475902566	0.004616	0.00134524769276624	0.000703515582828765	-3.36428495781348e-05	0.00272413823511062	FALSE
BCL2	rs12454712	T	DBP	0.0028809999999999	0.002546	1	0.401164495384613	0.0028809999999999	0.00115575491120303	0.00102136480524922	-0.000846120107085451	0.00315762992949151	FALSE
BCL2	rs12454712	T	LDL	0.0031449999999999	0.002637	1	0.267786578489337	0.0031449999999999	0.000842188789348938	0.000706153207476382	-0.00054187149730477	0.00222624907600265	FALSE
BCL2	rs12454712	T	HDL	-0.0086459999999999	0.002657	1	-0.492838946583687	-0.0086459999999999	0.00426108553216251	0.00130947308107286	0.00169451829325971	0.00682765277106531	TRUE
BCL2	rs12454712	T	TG	0.0135599999999999	0.0025929999999999	1	0.572092010629286	0.0135599999999999	0.00775756766413306	0.00148343458356168	0.00485003588035217	0.010665099447914	TRUE
BCL2	rs12454712	T	HbA1c	0.0088179999999999	0.0025539999999999	1	0.424616865781418	0.0088179999999999	0.0037442715224605	0.0010844714752057	0.00161870743105733	0.00586983561386367	TRUE
BCL2	rs12454712	T	BMI	-0.0111	0.002625	1	0.58901055257504	-0.0111	-0.00653801713358294	0.00154615270050948	-0.00956847642658153	-0.00350755784058436	TRUE
BCL2	rs12454712	T	CRP	-0.0011169999999999	0.002647	1	0.74457877042963	-0.0011169999999999	-0.000831694486569822	0.00197090000532723	-0.00469465849701119	0.00303126952387155	FALSE
FAM101A	rs1906937	A	SBP	-0.003362	0.002601	1	0.291431475902566	-0.003362	-0.000979792621984427	0.000758013268822574	-0.00246549862887667	0.000505913384907818	FALSE
FAM101A	rs1906937	A	DBP	-0.0057	0.002743	1	0.401164495384613	-0.0057	-0.00228663762369229	0.00110039421083999	-0.00444341027693868	-0.000129864970445907	TRUE
FAM101A	rs1906937	A	LDL	0.0199599999999999	0.002841	1	0.267786578489337	0.0199599999999999	0.00534502010664714	0.000760781669488206	0.00385388803445026	0.00683615217884403	TRUE
FAM101A	rs1906937	A	HDL	-0.03357	0.002863	1	-0.492838946583687	-0.03357	0.0165446034368144	0.0014109979040691	0.0137790475448389	0.0193101593287898	TRUE
FAM101A	rs1906937	A	TG	0.0315799999999999	0.002794	1	0.572092010629286	0.0315799999999999	0.0180666656956728	0.00159842507769823	0.0149337525433843	0.0211995788479613	TRUE
FAM101A	rs1906937	A	HbA1c	0.0121899999999999	0.0027529999999999	1	0.424616865781418	0.0121899999999999	0.00517607959387544	0.0011689702314962	0.00288489794014289	0.007467261247608	TRUE
FAM101A	rs1906937	A	BMI	-0.0098969999999999	0.0028279999999999	1	0.58901055257504	-0.0098969999999999	-0.00582943743883511	0.00166572184268215	-0.00909425225049213	-0.00256462262717809	TRUE
FAM101A	rs1906937	A	CRP	0.0044219999999999	0.0028519999999999	1	0.74457877042963	0.0044219999999999	0.00329252732283975	0.00212353865326523	-0.000869608437560102	0.0074546630832396	FALSE
