## Supplementary tables, figure source data and SAPA calculator for "A shared cardiovascular and cerebrovascular risk marker phenotype: physiological context and prognosis": Figure_4_g_reference.csv

trait	label	genetic_projection_coefficient	displayed_coefficient	definition
SBP	SBP	0.291431475902566	0.291	Term = coefficient x aligned marginal trait effect; this is not a factor loading or a variant effect
DBP	DBP	0.401164495384613	0.401	Term = coefficient x aligned marginal trait effect; this is not a factor loading or a variant effect
LDL	LDL-C	0.267786578489337	0.268	Term = coefficient x aligned marginal trait effect; this is not a factor loading or a variant effect
HDL	HDL-C	-0.492838946583687	-0.493	Term = coefficient x aligned marginal trait effect; this is not a factor loading or a variant effect
TG	TG	0.572092010629286	0.572	Term = coefficient x aligned marginal trait effect; this is not a factor loading or a variant effect
HbA1c	HbA1c	0.424616865781418	0.425	Term = coefficient x aligned marginal trait effect; this is not a factor loading or a variant effect
BMI	BMI	0.58901055257504	0.589	Term = coefficient x aligned marginal trait effect; this is not a factor loading or a variant effect
CRP	CRP	0.74457877042963	0.745	Term = coefficient x aligned marginal trait effect; this is not a factor loading or a variant effect
