## Supplementary tables, figure source data and SAPA calculator for "A shared cardiovascular and cerebrovascular risk marker phenotype: physiological context and prognosis": Figure_4_h.csv

region	SNP	aligned_allele	depot	raw_beta	SE	sign	beta	lower	upper	interval_excludes_zero
SLC2A4	rs117643180	A	ASAT	-0.0140946	0.021218	1	-0.0140946	-0.05568188	0.02749268	FALSE
SLC2A4	rs117643180	A	ThighSAT	-0.0011007499999999	0.0182288	1	-0.0011007499999999	-0.0368291979999999	0.0346276980000001	FALSE
SLC2A4	rs117643180	A	VAT	-0.0069946399999999	0.0195089999999999	1	-0.0069946399999999	-0.0452322799999997	0.0312429999999999	FALSE
IRS1	rs2972144	G	ASAT	0.0248466	0.00699342	-1	-0.0248466	-0.0385537032	-0.0111394968	TRUE
IRS1	rs2972144	G	ThighSAT	0.0328943	0.0060148299999999	-1	-0.0328943	-0.0446833667999998	-0.0211052332000002	TRUE
IRS1	rs2972144	G	VAT	0.000880979	0.00643109	-1	-0.000880979	-0.0134859154	0.0117239574	FALSE
COBLL1	rs12692738	T	ASAT	-0.0205275	0.00802978	1	-0.0205275	-0.0362658688	-0.0047891312	TRUE
COBLL1	rs12692738	T	ThighSAT	-0.0519898	0.0069061399999999	1	-0.0519898	-0.0655258343999998	-0.0384537656000002	TRUE
COBLL1	rs12692738	T	VAT	-0.0110243	0.00738412	1	-0.0110243	-0.0254971752	0.0034485752	FALSE
PPARG	rs11128603	A	ASAT	-0.0378384999999999	0.0101946999999999	1	-0.0378384999999999	-0.0578201119999997	-0.0178568880000001	TRUE
PPARG	rs11128603	A	ThighSAT	-0.0142845	0.0087560399999999	1	-0.0142845	-0.0314463383999998	0.00287733839999981	FALSE
PPARG	rs11128603	A	VAT	0.0074402399999999	0.0093778799999999	1	0.0074402399999999	-0.0109404047999999	0.0258208847999997	FALSE
C5orf67	rs459193	G	ASAT	0.0156579999999999	0.00764335	-1	-0.0156579999999999	-0.0306389659999999	-0.000677033999999901	TRUE
C5orf67	rs459193	G	ThighSAT	-0.0009051569999999	0.00656564	-1	0.0009051569999999	-0.0119634974000001	0.0137738113999999	FALSE
C5orf67	rs459193	G	VAT	0.0381893999999999	0.00702639	-1	-0.0381893999999999	-0.0519611243999999	-0.0244176755999999	TRUE
MTOR	rs2295080	T	ASAT	-0.0075048299999999	0.00728506	1	-0.0075048299999999	-0.0217835475999999	0.0067738876000001	FALSE
MTOR	rs2295080	T	ThighSAT	-0.0197215999999999	0.0062593199999999	1	-0.0197215999999999	-0.0319898671999997	-0.0074533328000001	TRUE
MTOR	rs2295080	T	VAT	0.00790388	0.00670339	1	0.00790388	-0.0052347644	0.0210425244	FALSE
BCL2	rs12454712	T	ASAT	-0.00779946	0.0068737099999999	1	-0.00779946	-0.0212719315999998	0.0056730115999998	FALSE
BCL2	rs12454712	T	ThighSAT	-0.0227556	0.0059014799999999	1	-0.0227556	-0.0343225007999998	-0.0111886992000002	TRUE
BCL2	rs12454712	T	VAT	-0.0150416	0.00632249	1	-0.0150416	-0.0274336804	-0.0026495196	TRUE
FAM101A	rs1906937	A	ASAT	-0.0090189099999999	0.0074361499999999	1	-0.0090189099999999	-0.0235937639999997	0.0055559439999999	FALSE
FAM101A	rs1906937	A	ThighSAT	-0.0410393	0.0064011299999999	1	-0.0410393	-0.0535855147999998	-0.0284930852000002	TRUE
FAM101A	rs1906937	A	VAT	0.00541624	0.0068360499999999	1	0.00541624	-0.0079824179999998	0.0188148979999998	FALSE
