## Supplementary tables, figure source data and SAPA calculator for "A shared cardiovascular and cerebrovascular risk marker phenotype: physiological context and prognosis": Figure_5_b.csv

outcome	axis	axis_amount	full8_amount	ratio	lower	upper
MVP_MI	Frozen_gSHL	0.287394492826084	0.315569674213508	0.910716448094561	0.842461745133409	1.00572579484145
MVP_Stroke	Frozen_gSHL	0.154286489515533	0.188387161197994	0.818986222491981	0.661781420152926	1.06698961852708
FG_MI	Frozen_gSHL	0.156462599370878	0.204956216279563	0.763395237339184	0.653816184361247	0.913264549548981
FG_Stroke	Frozen_gSHL	0.138210370998103	0.192404083980817	0.718333873889509	0.558067450850051	1.02401778401702
