## Supplementary tables, figure source data and SAPA calculator for "A shared cardiovascular and cerebrovascular risk marker phenotype: physiological context and prognosis": Figure_5_c.csv

population	model	metric	apparent	corrected	p025	p975	valid	model_display	sample
CVD_free	Basic	auc	0.834059441781544	0.825113185850843	0.78438109505971	0.865134258924096	500	Background	No baseline CVD
CVD_free	Full8	auc	0.854088452720584	0.838632984588957	0.802056394568586	0.875765843068488	500	Full8	No baseline CVD
CVD_free	SAPA_Axis	auc	0.835133090466021	0.824320239233132	0.785168448513588	0.862500336789609	500	SAPA	No baseline CVD
CVD_free	EqualWeight_Axis	auc	0.835158543202957	0.824284237254158	0.785602021182682	0.861904185345616	500	Equal weights	No baseline CVD
CVD_free	NHANES_PC1_Axis	auc	0.836032339051238	0.825155213758288	0.785620057696311	0.862611395817009	500	PC1	No baseline CVD
Established_CVD	Basic	auc	0.691670461478995	0.658758504792219	0.606794060693866	0.709308895688945	500	Background	Established CVD
Established_CVD	Full8	auc	0.733421595968186	0.681702776990896	0.636624361940911	0.732097626159422	500	Full8	Established CVD
Established_CVD	SAPA_Axis	auc	0.693917271341131	0.657593908100122	0.609077245252546	0.708741221349607	500	SAPA	Established CVD
Established_CVD	EqualWeight_Axis	auc	0.692953887523929	0.656424866365681	0.608153425389482	0.705470817213032	500	Equal weights	Established CVD
Established_CVD	NHANES_PC1_Axis	auc	0.693889634224072	0.657901329840655	0.608758572595467	0.708506876532459	500	PC1	Established CVD
