## Supplementary tables, figure source data and SAPA calculator for "A shared cardiovascular and cerebrovascular risk marker phenotype: physiological context and prognosis": Figure_5_d.csv

cohort	kind	endpoint_or_axis	metric	age_group	averaging	estimate	SE_native	lower	upper	other	age
ELSA: MI	gain	MI_record	SAPA_minus_Full8	50-69	standardized	-0.127829772286583	0.000817460682548414	-1.76197020349452	1.48042365459596	Full8	50-69
ELSA: MI	gain	MI_record	SAPA_minus_PC1	50-69	standardized	-0.0263228838664792	0.000129632056811512	-0.289608046997994	0.219825430233684	PC1	50-69
ELSA: MI	gain	MI_record	SAPA_minus_equal_weights	50-69	standardized	-0.356919227152892	0.000233705113111578	-0.78789407892352	0.130448927456137	Equal weights	50-69
ELSA: MI	gain	MI_record	SAPA_minus_Full8	70-89	standardized	0.468613774948779	0.00138510666033511	-2.13171539208527	3.36593954287096	Full8	70-89
ELSA: MI	gain	MI_record	SAPA_minus_PC1	70-89	standardized	0.0501729926529421	0.000189651135325172	-0.302248324413613	0.428592275091587	PC1	70-89
ELSA: MI	gain	MI_record	SAPA_minus_equal_weights	70-89	standardized	-0.0762443784617726	0.000362010377377356	-0.785469253410142	0.628176307377283	Equal weights	70-89
CHARLS: stroke	gain	Stroke_conditional	SAPA_minus_Full8	50-69	standardized	0.952994968432541	0.000643254254476001	-0.208628623172273	2.17843381310694	Full8	50-69
CHARLS: stroke	gain	Stroke_conditional	SAPA_minus_PC1	50-69	standardized	-0.313090104389105	0.00014814689072254	-0.598591478925057	-0.00659473439297933	PC1	50-69
CHARLS: stroke	gain	Stroke_conditional	SAPA_minus_equal_weights	50-69	standardized	-0.220151600622755	0.000248431201199852	-0.710984497006171	0.282194984360485	Equal weights	50-69
CHARLS: stroke	gain	Stroke_conditional	SAPA_minus_Full8	70-89	standardized	1.49289333303563	0.00129111716006094	-1.08515207693943	4.0699420757893	Full8	70-89
CHARLS: stroke	gain	Stroke_conditional	SAPA_minus_PC1	70-89	standardized	-0.010333652491079	0.000254599331554535	-0.520815513000091	0.448414682953082	PC1	70-89
CHARLS: stroke	gain	Stroke_conditional	SAPA_minus_equal_weights	70-89	standardized	0.442280451190283	0.000445447327736448	-0.418964034741715	1.30450899880847	Equal weights	70-89
