## Supplementary tables, figure source data and SAPA calculator for "A shared cardiovascular and cerebrovascular risk marker phenotype: physiological context and prognosis": Figure_5_e.csv

cohort	kind	endpoint_or_axis	metric	age_group	averaging	estimate	se	lower	upper	model
ELSA_MI	logscore	MI_record	Background	50-69	standardized	-0.138292734329883	0.0145414105266562	-0.164627522908266	-0.10748410868798	Background
ELSA_MI	logscore	MI_record	SAPA	50-69	standardized	-0.136633727064805	0.0144213148288528	-0.162930039102408	-0.106903620231135	SAPA
ELSA_MI	logscore	MI_record	PC1	50-69	standardized	-0.136607404180938	0.0144146707385222	-0.162795474042026	-0.10668427762078	PC1
ELSA_MI	logscore	MI_record	Equal	50-69	standardized	-0.136276807837652	0.0143752478571848	-0.162584784653215	-0.10621003332981	Equal weights
ELSA_MI	logscore	MI_record	Full8	50-69	standardized	-0.136505897292518	0.0143695333264356	-0.162784075178851	-0.106627995763026	Full8
ELSA_MI	logscore	MI_record	Background	70-89	standardized	-0.154979238655347	0.0191105905488265	-0.191794325641272	-0.117666787616792	Background
ELSA_MI	logscore	MI_record	SAPA	70-89	standardized	-0.152551048888421	0.0188882882976063	-0.189044155559825	-0.116548781700259	SAPA
ELSA_MI	logscore	MI_record	PC1	70-89	standardized	-0.152601221881074	0.0188786620516184	-0.189149668450821	-0.116631421814933	PC1
ELSA_MI	logscore	MI_record	Equal	70-89	standardized	-0.152474804509959	0.0188625102041047	-0.188839369249643	-0.116603099021144	Equal weights
ELSA_MI	logscore	MI_record	Full8	70-89	standardized	-0.15301966266337	0.0188940591315992	-0.188921772515276	-0.117315403461638	Full8
