## Supplementary tables, figure source data and SAPA calculator for "A shared cardiovascular and cerebrovascular risk marker phenotype: physiological context and prognosis": Figure_5_f.csv

cohort	kind	endpoint_or_axis	metric	age_group	averaging	estimate	se	lower	upper	model
CHARLS_Stroke	logscore	Stroke_conditional	Background	50-69	standardized	-0.245258512689155	0.0107947235052724	-0.266174136932395	-0.224834161861202	Background
CHARLS_Stroke	logscore	Stroke_conditional	SAPA	50-69	standardized	-0.240520819083929	0.010537663444985	-0.261453512410726	-0.220402154481475	SAPA
CHARLS_Stroke	logscore	Stroke_conditional	PC1	50-69	standardized	-0.240207728979539	0.0105220312473751	-0.261016749948664	-0.220109560343779	PC1
CHARLS_Stroke	logscore	Stroke_conditional	Equal	50-69	standardized	-0.240300667483306	0.0105467734292643	-0.260992042617139	-0.220124991502166	Equal weights
CHARLS_Stroke	logscore	Stroke_conditional	Full8	50-69	standardized	-0.241473814052361	0.010619140506	-0.262135591512021	-0.22126363053857	Full8
CHARLS_Stroke	logscore	Stroke_conditional	Background	70-89	standardized	-0.281660479706714	0.0211086996727862	-0.322088814964127	-0.240289280583607	Background
CHARLS_Stroke	logscore	Stroke_conditional	SAPA	70-89	standardized	-0.279069073481586	0.0213317068588142	-0.319796665691476	-0.236906345970801	SAPA
CHARLS_Stroke	logscore	Stroke_conditional	PC1	70-89	standardized	-0.279058739829094	0.0213764650853218	-0.31987212517984	-0.236943973634152	PC1
CHARLS_Stroke	logscore	Stroke_conditional	Equal	70-89	standardized	-0.279511353932776	0.0214010775549629	-0.320740987198134	-0.237723348052564	Equal weights
CHARLS_Stroke	logscore	Stroke_conditional	Full8	70-89	standardized	-0.280561966814621	0.021479009542645	-0.32147891199027	-0.238767759997266	Full8
