## Supplementary tables, figure source data and SAPA calculator for "A shared cardiovascular and cerebrovascular risk marker phenotype: physiological context and prognosis": Figure_6_a.csv

period	age	metric	estimate	se	lower95	upper95	sim_lower	sim_upper
Recent	25	fixed_share	0.327196646456386	0.0164866293250381	0.29488344675285	0.359509846159923	0.264094112602604	0.390299180310168
Recent	26	fixed_share	0.329369668484106	0.0162236988787447	0.297571802985744	0.361167533982469	0.267273500277378	0.391465836690835
Recent	27	fixed_share	0.334346959324772	0.0152749015337985	0.304408702451131	0.364285216198412	0.275882310660302	0.392811607989242
Recent	28	fixed_share	0.336965062308191	0.0129093049817353	0.311663289478546	0.362266835137836	0.287554728723411	0.386375395892971
Recent	29	fixed_share	0.341044450089503	0.0123231461261835	0.316891527505959	0.365197372673047	0.293877638106193	0.388211262072813
Recent	30	fixed_share	0.347557729380104	0.013157254261002	0.321769984893104	0.373345473867104	0.29719837052882	0.397917088231388
Recent	31	fixed_share	0.353327807810413	0.0144088983496853	0.325086885988131	0.381568729632694	0.298177784237925	0.4084778313829
Recent	32	fixed_share	0.358095576644379	0.0151588263232287	0.328384823002953	0.387806330285806	0.300075205567532	0.416115947721227
Recent	33	fixed_share	0.360688135124768	0.0156523744099588	0.330010045008712	0.391366225240823	0.300778709940054	0.420597560309482
Recent	34	fixed_share	0.357679016453661	0.0151920149643071	0.327903214271025	0.387454818636296	0.299531615933383	0.415826416973938
Recent	35	fixed_share	0.351381186968284	0.0154538861845042	0.321092126625475	0.381670247311094	0.292231474986274	0.410530898950295
Recent	36	fixed_share	0.341074079292772	0.0167996420750494	0.308147385872511	0.374000772713032	0.276773489895626	0.405374668689918
Recent	37	fixed_share	0.338753467370861	0.0170492713528029	0.305337509556717	0.372169425185005	0.273497422517068	0.404009512224655
Recent	38	fixed_share	0.335513006426992	0.0163395261896544	0.30348812357082	0.367537889283163	0.272973509467989	0.398052503385994
Recent	39	fixed_share	0.333674711719165	0.0156037751156752	0.30309187446958	0.364257548968751	0.27395130021574	0.393398123222591
Recent	40	fixed_share	0.340353756501066	0.0159504621176392	0.309091425213723	0.37161608778841	0.279303401336399	0.401404111665733
Recent	41	fixed_share	0.341853158696326	0.0154027535399699	0.311664316495238	0.372042000897414	0.28289915678756	0.400807160605091
Recent	42	fixed_share	0.343641913655965	0.0155312364897734	0.313201249500635	0.374082577811295	0.284196143567678	0.403087683744251
Recent	43	fixed_share	0.345460386592665	0.0160793341442243	0.3139454707746	0.37697530241073	0.283916774058037	0.407003999127293
Recent	44	fixed_share	0.344108610381918	0.0173760950319475	0.310052089927355	0.37816513083648	0.277601648686917	0.410615572076919
Recent	45	fixed_share	0.346052547275117	0.0192033427681493	0.308414687066767	0.383690407483468	0.272551799290652	0.419553295259582
Recent	46	fixed_share	0.339460237878913	0.0184864631609619	0.303227435881901	0.375693039875925	0.268703344856537	0.410217130901289
Recent	47	fixed_share	0.329220348438046	0.0177366026306482	0.294457246073877	0.363983450802215	0.261333544781231	0.397107152094861
Recent	48	fixed_share	0.319180774448553	0.0183244573841295	0.28326549793942	0.355096050957686	0.249043958145046	0.38931759075206
Recent	49	fixed_share	0.310623223986844	0.0184383746040684	0.274484673829412	0.346761774144276	0.240050389799632	0.381196058174055
Recent	50	fixed_share	0.302530589034381	0.0184525962849153	0.266364164894689	0.338697013174072	0.231903321398136	0.373157856670626
Recent	51	fixed_share	0.296061903896328	0.0189427454754779	0.258934804996083	0.333189002796574	0.223558591419073	0.368565216373583
Recent	52	fixed_share	0.28480685254016	0.0190481331199088	0.247473197652414	0.322140507427906	0.21190016910882	0.357713535971499
Recent	53	fixed_share	0.280487793501537	0.0190486511221042	0.243153123348145	0.31782246365493	0.207579127418049	0.353396459585026
Recent	54	fixed_share	0.274544122626083	0.0186542170380253	0.23798252907176	0.311105716180406	0.203145152045111	0.345943093207055
Recent	55	fixed_share	0.275743627544576	0.0166648305903111	0.243081159779105	0.308406095310047	0.211959028779102	0.339528226310049
Recent	56	fixed_share	0.280124165265061	0.0166012020358355	0.24758640717475	0.312661923355371	0.216583104637899	0.343665225892222
Recent	57	fixed_share	0.282014462035366	0.0170745563835312	0.248548946471647	0.315479977599086	0.216661638787635	0.347367285283098
Recent	58	fixed_share	0.285031226097054	0.0172530278592244	0.251215912868708	0.3188465393254	0.218995303707901	0.351067148486207
Recent	59	fixed_share	0.282003158965238	0.0170352586466877	0.248614665550406	0.31539165238007	0.216800747710198	0.347205570220278
Recent	60	fixed_share	0.27603491491047	0.0163319409691467	0.244024898813308	0.308044931007632	0.213524450364609	0.338545379456331
Recent	61	fixed_share	0.273528455040535	0.0161670310879775	0.24184165637116	0.305215253709911	0.211649182665866	0.335407727415204
Recent	62	fixed_share	0.265082922796759	0.0159024672363112	0.23391465974826	0.296251185845257	0.204216267924255	0.325949577669262
Recent	63	fixed_share	0.253229708674509	0.0143472451420566	0.225109624918711	0.281349792430307	0.198315662605056	0.308143754743961
Recent	64	fixed_share	0.239694482597571	0.0143908677757996	0.211488900050726	0.267900065144417	0.184613471003008	0.294775494192135
Recent	65	fixed_share	0.234556441351508	0.015330980269309	0.204508272175968	0.264604610527048	0.175877151462548	0.293235731240467
Recent	66	fixed_share	0.231800333595873	0.0160239451940711	0.20039397812525	0.263206689066496	0.170468722133948	0.293131945057798
Recent	67	fixed_share	0.232374675212892	0.0162705359556904	0.200485010730575	0.264264339695209	0.170099238207472	0.294650112218312
Recent	68	fixed_share	0.235255319901827	0.0167218486617445	0.202481098769879	0.268029541033776	0.171252484605892	0.299258155197762
Recent	69	fixed_share	0.230073209419338	0.0165811369513071	0.19757477817205	0.262571640666627	0.166608947854664	0.293537470984013
Recent	70	fixed_share	0.224005343528816	0.0168651737054978	0.190950210473028	0.257060476584604	0.159453931974676	0.288556755082956
Recent	71	fixed_share	0.224653046485875	0.0164389802095807	0.19243323733253	0.25687285563922	0.161732889506224	0.287573203465526
Recent	72	fixed_share	0.229175625942659	0.0174436761991558	0.194986648834335	0.263364603050983	0.162409997493674	0.295941254391644
Recent	73	fixed_share	0.234830369180543	0.0174901632127288	0.200550279199867	0.269110459161219	0.167886811799578	0.301773926561508
Recent	74	fixed_share	0.231738298368207	0.0190883654386475	0.194325789584719	0.269150807151695	0.158677625834234	0.30479897090218
Recent	75	fixed_share	0.233482398248977	0.0218283286787536	0.190699660195918	0.276265136302037	0.149934523042573	0.317030273455381
Early	25	fixed_share	0.278505112289664	0.00986986990177929	0.25916052275008	0.297849701829247	0.240728209119797	0.31628201545953
Early	26	fixed_share	0.28314891332614	0.00998342313758928	0.263581763534041	0.302716063118239	0.244937385420942	0.321360441231338
Early	27	fixed_share	0.285334288024988	0.00940228147420032	0.266906154963047	0.303762421086929	0.249347078430395	0.321321497619581
Early	28	fixed_share	0.284047219173943	0.00904679450192611	0.266315827774633	0.301778610573253	0.249420635105663	0.318673803242223
Early	29	fixed_share	0.283583760837375	0.00885434194414888	0.266229569520041	0.300937952154709	0.249693788468367	0.317473733206383
Early	30	fixed_share	0.283007111363485	0.0089402155474547	0.265484610876449	0.300529611850521	0.248788457985587	0.317225764741383
Early	31	fixed_share	0.28692860793492	0.00854623538969248	0.270178294367721	0.303678921502119	0.25421791265766	0.31963930321218
Early	32	fixed_share	0.294657785473197	0.00806341051173324	0.278853791277638	0.310461779668756	0.263795101248178	0.325520469698216
Early	33	fixed_share	0.302688790135425	0.00784729903170531	0.287308366657366	0.318069213613483	0.272653272077352	0.332724308193497
Early	34	fixed_share	0.31275375399546	0.00824802870240251	0.296587914795298	0.328919593195621	0.28118444409232	0.3443230638986
Early	35	fixed_share	0.323104554851089	0.00874344277744572	0.305967721906409	0.34024138779577	0.289639048774328	0.35657006092785
Early	36	fixed_share	0.330583110035705	0.00914370447070069	0.312661778587854	0.348504441483556	0.295585603296405	0.365580616775005
Early	37	fixed_share	0.332929475896068	0.0091071816465318	0.315079727868202	0.350779223923935	0.298071760177911	0.367787191614226
Early	38	fixed_share	0.330961158334609	0.00919919691776466	0.312931063689099	0.34899125298012	0.29575125438843	0.366171062280788
Early	39	fixed_share	0.326972095755633	0.00881454989052578	0.309695895430271	0.344248296080995	0.293234427375595	0.360709764135672
Early	40	fixed_share	0.319629035480156	0.00866895388717758	0.302638198077649	0.336619872882662	0.286448635450677	0.352809435509634
Early	41	fixed_share	0.314045530158257	0.00828697596263372	0.297803355730745	0.330287704585768	0.282327149710811	0.345763910605702
Early	42	fixed_share	0.306707142079228	0.00840780514929727	0.290228146797574	0.323186137360881	0.274526288212162	0.338887995946293
Early	43	fixed_share	0.299603600912267	0.00929448829176634	0.281386738605676	0.317820463218858	0.264028969462645	0.335178232361889
Early	44	fixed_share	0.294496415821703	0.00979202588197558	0.275304397757347	0.31368843388606	0.257017460449299	0.331975371194107
Early	45	fixed_share	0.28952374444871	0.0096924093720179	0.270526971156137	0.308520517741284	0.252426071027157	0.326621417870264
Early	46	fixed_share	0.286559492508232	0.00933817077370404	0.268257014110288	0.304861970906177	0.250817666464679	0.322301318551785
Early	47	fixed_share	0.284624459261232	0.00934213050019906	0.266314219941968	0.302934698580495	0.248867477374099	0.320381441148364
Early	48	fixed_share	0.282274720161973	0.00953126706797276	0.263593779981714	0.300955660342232	0.245793818519284	0.318755621804662
Early	49	fixed_share	0.27983529516973	0.0094356968015264	0.261341669269698	0.298328921069761	0.243720188490641	0.315950401848818
Early	50	fixed_share	0.272481279518645	0.00931134647572854	0.254231375778643	0.290731183258646	0.236842123410694	0.308120435626595
Early	51	fixed_share	0.268418775397987	0.00892462872032244	0.250926824530763	0.285910726265211	0.234259780563227	0.302577770232747
Early	52	fixed_share	0.265493489126111	0.00854942970251093	0.248736914820833	0.282250063431389	0.232770567624267	0.298216410627955
Early	53	fixed_share	0.264408445676791	0.00825658672006811	0.248225833070226	0.280591058283357	0.232806379981742	0.296010511371841
Early	54	fixed_share	0.259010563866301	0.0076961051084827	0.24392647503244	0.274094652700162	0.229553740183564	0.288467387549038
Early	55	fixed_share	0.250014792505009	0.00772011511598684	0.234883644921172	0.265145940088847	0.22046607057664	0.279563514433379
Early	56	fixed_share	0.241390186944771	0.00779552830979807	0.226111232217104	0.256669141672438	0.211552821199544	0.271227552689998
Early	57	fixed_share	0.23387596341109	0.00760566621597473	0.218969131549347	0.248782795272834	0.204765294370619	0.262986632451561
Early	58	fixed_share	0.226023496173737	0.00753301218284488	0.21125906360026	0.240787928747215	0.197190910269291	0.254856082078183
Early	59	fixed_share	0.219109991904952	0.00757280485528062	0.204267567126652	0.233952416683252	0.190125099643033	0.248094884166871
Early	60	fixed_share	0.20917091738176	0.00739805915297184	0.194670987886439	0.223670846877082	0.180854863872648	0.237486970890873
Early	61	fixed_share	0.201682812103711	0.00733869541929893	0.187299233388376	0.216066390819046	0.173593973141606	0.229771651065815
Early	62	fixed_share	0.199142687234519	0.00725656205867995	0.184920086947927	0.213365287521112	0.17136821351147	0.226917160957568
Early	63	fixed_share	0.199193496988615	0.00753935693146989	0.184416628936342	0.213970365040889	0.170336626574158	0.228050367403073
Early	64	fixed_share	0.193862430252699	0.007635933566903	0.178896275473229	0.20882858503217	0.164635912999779	0.223088947505619
Early	65	fixed_share	0.189795502083024	0.00813156254498742	0.173857932356814	0.205733071809234	0.158671966115612	0.220919038050436
Early	66	fixed_share	0.18855711678515	0.00865381477560057	0.171595951496092	0.205518282074207	0.155434661668605	0.221679571901695
Early	67	fixed_share	0.187491297207877	0.00907922542605952	0.16969634236528	0.205286252050474	0.15274058385594	0.222242010559814
Early	68	fixed_share	0.187461567828478	0.00970515057321472	0.168439822240439	0.206483313416517	0.15031512749017	0.224608008166786
Early	69	fixed_share	0.186561005433332	0.00991094020064552	0.167135919587136	0.205986091279527	0.14862690579392	0.224495105072743
Early	70	fixed_share	0.1840261731369	0.0098580739327913	0.164704703271696	0.203347643002104	0.146294419009795	0.221757927264004
Early	71	fixed_share	0.180718372664445	0.00955405323909824	0.161992772409434	0.199443972919455	0.144150257006902	0.217286488321987
Early	72	fixed_share	0.178603943278869	0.00906959156623901	0.160827870454552	0.196380016103186	0.143890103502087	0.213317783055651
Early	73	fixed_share	0.177308021222061	0.0088839088197577	0.159895879893398	0.194720162550724	0.143304881708195	0.211311160735927
Early	74	fixed_share	0.175494830506624	0.00905627345914788	0.157744860692548	0.193244800320699	0.140831965752511	0.210157695260736
Early	75	fixed_share	0.172999117636818	0.008977273775069	0.155403984358326	0.190594250915309	0.138638623982385	0.20735961129125
