## Supplementary tables, figure source data and SAPA calculator for "A shared cardiovascular and cerebrovascular risk marker phenotype: physiological context and prognosis": Figure_6_b.csv

period	age	metric	estimate	se	lower95	upper95	sim_lower	sim_upper	part
Recent	25	parallel	1.89923243960844	0.114045719244914	1.67570693729744	2.12275794191944	1.46272272512109	2.33574215409578	Along SAPA: P
Recent	26	parallel	1.96673833542066	0.115299826182103	1.74075482868001	2.19272184216131	1.52542852966542	2.40804814117591	Along SAPA: P
Recent	27	parallel	2.03953527229457	0.120920639178671	1.80253517451682	2.27653537007233	1.57671181839398	2.50235872619517	Along SAPA: P
Recent	28	parallel	2.09595537630324	0.141518303639218	1.81858459801717	2.37332615458931	1.55429441151395	2.63761634109253	Along SAPA: P
Recent	29	parallel	2.15138028626493	0.155681254514114	1.84625063434926	2.45650993818061	1.55551066126787	2.747249911262	Along SAPA: P
Recent	30	parallel	2.20788475088561	0.166816067453139	1.88093126663486	2.53483823513637	1.56939665630403	2.8463728454672	Along SAPA: P
Recent	31	parallel	2.23880592438958	0.172600369719579	1.90051541602091	2.57709643275826	1.57817842687776	2.89943342190141	Along SAPA: P
Recent	32	parallel	2.24308885186183	0.168714384673778	1.91241473422739	2.57376296949627	1.59733495271104	2.88884275101262	Along SAPA: P
Recent	33	parallel	2.19187409205365	0.153671092991037	1.89068428432631	2.49306389978098	1.60369835542277	2.78004982868452	Along SAPA: P
Recent	34	parallel	2.10089746462336	0.136057264338983	1.8342301266839	2.36756480256281	1.58013861454326	2.62165631470345	Along SAPA: P
Recent	35	parallel	2.04195467868662	0.128556802782466	1.78998797526537	2.29392138210787	1.54990382706746	2.53400553030578	Along SAPA: P
Recent	36	parallel	1.99131906739748	0.138693303502124	1.71948518763643	2.26315294715853	1.46047078379811	2.52216735099686	Along SAPA: P
Recent	37	parallel	1.99260875072319	0.145530224213193	1.70737475260329	2.27784274884308	1.43559216964346	2.54962533180291	Along SAPA: P
Recent	38	parallel	2.04456194498915	0.14862120879676	1.75326972840869	2.33585416156961	1.47571462789416	2.61340926208414	Along SAPA: P
Recent	39	parallel	2.09385982090859	0.15195043785361	1.79604243528042	2.39167720653675	1.51226988765325	2.67544975416392	Along SAPA: P
Recent	40	parallel	2.20935386975495	0.154473066949563	1.90659222195236	2.51211551755754	1.61810857973811	2.80059915977179	Along SAPA: P
Recent	41	parallel	2.27731040361138	0.14339999394924	1.99625158008761	2.55836922713515	1.72844727371305	2.82617353350971	Along SAPA: P
Recent	42	parallel	2.3496931642554	0.142502266871063	2.07039385347281	2.628992475038	1.80426608257683	2.89512024593397	Along SAPA: P
Recent	43	parallel	2.36873404401038	0.141547673884987	2.09130570110038	2.64616238692037	1.82696066467646	2.91050742334429	Along SAPA: P
Recent	44	parallel	2.29216032664902	0.151263789457746	1.99568874714678	2.58863190615125	1.71319853846757	2.87112211483046	Along SAPA: P
Recent	45	parallel	2.25871837568931	0.166630350401636	1.93212889017081	2.58530786120781	1.62094111267303	2.89649563870559	Along SAPA: P
Recent	46	parallel	2.20452071700273	0.173845881377015	1.86378905064316	2.5452523833623	1.53912602663546	2.86991540737	Along SAPA: P
Recent	47	parallel	2.15086947482665	0.171573327990637	1.81459193125733	2.48714701839598	1.49417297704753	2.80756597260578	Along SAPA: P
Recent	48	parallel	2.11059658028546	0.171129676615982	1.77518857743215	2.44600458313877	1.45559815706946	2.76559500350147	Along SAPA: P
Recent	49	parallel	2.08466575561244	0.162937873440523	1.76531339195147	2.40401811927341	1.46102143923124	2.70831007199365	Along SAPA: P
Recent	50	parallel	2.05480817098811	0.145797010333178	1.76905128168147	2.34056506029476	1.49677046667961	2.61284587529662	Along SAPA: P
Recent	51	parallel	2.05138580515462	0.144809250988956	1.76756488858805	2.3352067217212	1.49712874734634	2.6056428629629	Along SAPA: P
Recent	52	parallel	2.02372075440049	0.145484886925433	1.73857561573176	2.30886589306922	1.46687770167997	2.580563807121	Along SAPA: P
Recent	53	parallel	2.05515985852074	0.163606823819427	1.73449637620967	2.37582334083181	1.42895513618274	2.68136458085874	Along SAPA: P
Recent	54	parallel	2.03821699320103	0.180824549048454	1.68380738954536	2.39262659685669	1.34611146920554	2.73032251719651	Along SAPA: P
Recent	55	parallel	2.05254839560463	0.181021488491975	1.69775279773253	2.40734399347673	1.35968908636554	2.74540770484372	Along SAPA: P
Recent	56	parallel	2.10603869564601	0.184190388893342	1.74503216711664	2.46704522417539	1.40105042778754	2.81102696350449	Along SAPA: P
Recent	57	parallel	2.13027833231282	0.178011434790584	1.78138233128697	2.47917433333866	1.44893999633327	2.81161666829237	Along SAPA: P
Recent	58	parallel	2.14706734317517	0.16781765373004	1.81815078589428	2.47598390045606	1.50474567954199	2.78938900680835	Along SAPA: P
Recent	59	parallel	2.10500602788457	0.146502429516406	1.8178665423848	2.39214551338435	1.54426833335895	2.66574372241019	Along SAPA: P
Recent	60	parallel	2.02118208889834	0.128754386426312	1.76882812865122	2.27353604914547	1.52837498636039	2.51398919143629	Along SAPA: P
Recent	61	parallel	1.95272758552447	0.122608207033766	1.71241991552926	2.19303525551968	1.4834449697414	2.42201020130754	Along SAPA: P
Recent	62	parallel	1.82863381105498	0.116124844669647	1.60103329779216	2.05623432431779	1.38416624903471	2.27310137307525	Along SAPA: P
Recent	63	parallel	1.74901755089002	0.0952226024874741	1.5623846795004	1.93565042227964	1.38455327025107	2.11348183152897	Along SAPA: P
Recent	64	parallel	1.65199186720735	0.0991372924384774	1.45768634450312	1.84629738991159	1.27254412025215	2.03143961416256	Along SAPA: P
Recent	65	parallel	1.61092634227704	0.104664276679526	1.40578812951723	1.81606455503684	1.21032407651122	2.01152860804285	Along SAPA: P
Recent	66	parallel	1.61365491206402	0.105683916551504	1.40651824187793	1.8207915822501	1.20914997715513	2.01815984697291	Along SAPA: P
Recent	67	parallel	1.61925124560409	0.0992774825617974	1.42467095530716	1.81383153590101	1.23926692129105	1.99923556991712	Along SAPA: P
Recent	68	parallel	1.6555089522317	0.10098690110129	1.45757826316286	1.85343964130053	1.26898183259453	2.04203607186887	Along SAPA: P
Recent	69	parallel	1.63548927475003	0.103631082743434	1.43237608489401	1.83860246460605	1.23884155627489	2.03213699322516	Along SAPA: P
Recent	70	parallel	1.59995413957151	0.105032115348527	1.39409497626834	1.80581330287468	1.19794397219005	2.00196430695298	Along SAPA: P
Recent	71	parallel	1.58915192773975	0.0982576149772192	1.3965705411776	1.7817333143019	1.21307114413922	1.96523271134028	Along SAPA: P
Recent	72	parallel	1.55623932370113	0.110317240584352	1.34002150528196	1.7724571421203	1.13400035226639	1.97847829513587	Along SAPA: P
Recent	73	parallel	1.60796437214483	0.115287294075731	1.38200542788132	1.83392331640834	1.16670253299641	2.04922621129326	Along SAPA: P
Recent	74	parallel	1.59120881841808	0.137913003628783	1.32090429830592	1.86151333853024	1.06334713069606	2.1190705061401	Along SAPA: P
Recent	75	parallel	1.58887789464128	0.167561441673722	1.26046350376317	1.91729228551938	0.947536882033775	2.23021890724878	Along SAPA: P
Recent	25	orthogonal	3.90532717363196	0.168020874526959	3.5760123109082	4.23464203635572	3.26222768289025	4.54842666437368	Outside SAPA: O
Recent	26	orthogonal	4.00448040027044	0.174131522227072	3.66318888813224	4.34577191240863	3.33799242024066	4.67096838030022	Outside SAPA: O
Recent	27	orthogonal	4.06052101777459	0.18632745602585	3.69532591463296	4.42571612091623	3.34735313063687	4.77368890491232	Outside SAPA: O
Recent	28	orthogonal	4.12414163300113	0.215817194038087	3.70114770544199	4.54713556056027	3.29810184496913	4.95018142103312	Outside SAPA: O
Recent	29	orthogonal	4.15683052232711	0.224231531724407	3.71734479594902	4.5963162487052	3.2985848771584	5.01507616749582	Outside SAPA: O
Recent	30	orthogonal	4.14468509362208	0.225820990759511	3.70208408478028	4.58728610246387	3.28035579784205	5.00901438940211	Outside SAPA: O
Recent	31	orthogonal	4.09753634729166	0.206252370298872	3.69328912977985	4.50178356480347	3.30810589898034	4.88696679560298	Outside SAPA: O
Recent	32	orthogonal	4.02085015816793	0.187715298104046	3.6529349345368	4.38876538179906	3.30237030883366	4.7393300075022	Outside SAPA: O
Recent	33	orthogonal	3.88504909616113	0.166667504470743	3.5583867900053	4.21171140231695	3.24712962603523	4.52296856628703	Outside SAPA: O
Recent	34	orthogonal	3.77279757472637	0.144015212768547	3.49053294447415	4.0550622049786	3.22157969628561	4.32401545316714	Outside SAPA: O
Recent	35	orthogonal	3.76926901346548	0.144353429016118	3.48634149154903	4.05219653538193	3.21675661315542	4.32178141377554	Outside SAPA: O
Recent	36	orthogonal	3.84705795476306	0.173101757518483	3.50778474436625	4.18633116515987	3.18451139666399	4.50960451286213	Outside SAPA: O
Recent	37	orthogonal	3.88957089510673	0.19556533303486	3.50626988573382	4.27287190447963	3.14104505606717	4.63809673414629	Outside SAPA: O
Recent	38	orthogonal	4.04927616508141	0.210520025080473	3.63666449789922	4.46188783226361	3.2435112784187	4.85504105174413	Outside SAPA: O
Recent	39	orthogonal	4.18129303715657	0.216537243719842	3.75688783815411	4.60569823615903	3.35249726070975	5.01008881360339	Outside SAPA: O
Recent	40	orthogonal	4.2819917597681	0.220637693444764	3.84954982698437	4.71443369255183	3.43750152191978	5.12648199761642	Outside SAPA: O
Recent	41	orthogonal	4.38435220116319	0.222280157990914	3.94869109702312	4.82001330530325	3.53357543423826	5.23512896808812	Outside SAPA: O
Recent	42	orthogonal	4.48792783272166	0.227412219081569	4.04220807367745	4.93364759176587	3.61750811438878	5.35834755105454	Outside SAPA: O
Recent	43	orthogonal	4.48801172465389	0.221295946955373	4.05427963869667	4.92174381061111	3.64100202308629	5.33502142622149	Outside SAPA: O
Recent	44	orthogonal	4.36899332511518	0.218428390606092	3.9408815463262	4.79710510390417	3.53295918853668	5.20502746169368	Outside SAPA: O
Recent	45	orthogonal	4.26837814035972	0.215578557622835	3.84585193157987	4.69090434913957	3.44325173262974	5.0935045480897	Outside SAPA: O
Recent	46	orthogonal	4.28967350962446	0.205252851605252	3.88738531275402	4.6919617064949	3.50406871669474	5.07527830255418	Outside SAPA: O
Recent	47	orthogonal	4.38235207430069	0.194110883511776	4.00190173361036	4.76280241499102	3.63939313729184	5.12531101130954	Outside SAPA: O
Recent	48	orthogonal	4.50194637106218	0.212281783840994	4.08588172015992	4.91801102196445	3.68943835700598	5.31445438511839	Outside SAPA: O
Recent	49	orthogonal	4.62657021977856	0.234288220759408	4.16737374508815	5.08576669446897	3.72983262165957	5.52330781789755	Outside SAPA: O
Recent	50	orthogonal	4.73725929414546	0.246824836015591	4.2534915050649	5.22102708322603	3.79253783146456	5.68198075682637	Outside SAPA: O
Recent	51	orthogonal	4.87752256892971	0.267575112997206	4.35308498429595	5.40196015356347	3.85337947130496	5.90166566655447	Outside SAPA: O
Recent	52	orthogonal	5.08186935465466	0.308351677876031	4.47751117144515	5.68622753786418	3.90165405361115	6.26208465569817	Outside SAPA: O
Recent	53	orthogonal	5.2719321081729	0.325113157256409	4.63472202905023	5.90914218729557	4.02756228535377	6.51630193099203	Outside SAPA: O
Recent	54	orthogonal	5.38578820386883	0.326129893944292	4.74658535745615	6.02499105028151	4.13752682383672	6.63404958390094	Outside SAPA: O
Recent	55	orthogonal	5.39113548525975	0.315084151399371	4.77358189641762	6.00868907410188	4.18515165809422	6.59711931242528	Outside SAPA: O
Recent	56	orthogonal	5.41219413390379	0.31142283217485	4.80181659887762	6.02257166892996	4.22022399721191	6.60416427059567	Outside SAPA: O
Recent	57	orthogonal	5.42351276385326	0.310835008236158	4.81428734257618	6.03273818513034	4.23379252186454	6.61323300584199	Outside SAPA: O
Recent	58	orthogonal	5.3856769549674	0.304318315331989	4.7892240170808	5.982129892854	4.22089933930288	6.55045457063192	Outside SAPA: O
Recent	59	orthogonal	5.35947073758333	0.296397947846263	4.77854143471308	5.94040004045359	4.22500830930787	6.4939331658588	Outside SAPA: O
Recent	60	orthogonal	5.30101513949901	0.296504923210605	4.71987616876741	5.8821541102306	4.16614326327534	6.43588701572267	Outside SAPA: O
Recent	61	orthogonal	5.18630146077744	0.291005567028925	4.61594103010009	5.75666189145479	4.07247835703399	6.30012456452089	Outside SAPA: O
Recent	62	orthogonal	5.06971253190053	0.281250613739743	4.51847145834085	5.62095360546021	3.99322648827027	6.1461985755308	Outside SAPA: O
Recent	63	orthogonal	5.15782430445539	0.286554258312726	4.59618827854585	5.71946033036492	4.06103857405368	6.25461003485709	Outside SAPA: O
Recent	64	orthogonal	5.2400811138004	0.33580721930982	4.58191105820461	5.89825116939619	3.95477979434508	6.52538243325572	Outside SAPA: O
Recent	65	orthogonal	5.25704254825917	0.373182884878778	4.52561753425001	5.98846756226833	3.82868595926546	6.68539913725287	Outside SAPA: O
Recent	66	orthogonal	5.34774538892653	0.40442548707569	4.55508599982811	6.14040477802495	3.79980781561259	6.89568296224047	Outside SAPA: O
Recent	67	orthogonal	5.34902636089755	0.423809261742223	4.51837547156829	6.17967725022682	3.72689743694462	6.97115528485048	Outside SAPA: O
Recent	68	orthogonal	5.38156444072089	0.437273495030593	4.52452413906697	6.2386047423748	3.70790119643213	7.05522768500965	Outside SAPA: O
Recent	69	orthogonal	5.47307099125268	0.429198238801247	4.63185790097421	6.31428408153114	3.83031577064444	7.11582621186091	Outside SAPA: O
Recent	70	orthogonal	5.54252788504008	0.39950068533669	4.7595209299811	6.32553484009906	4.01343997846709	7.07161579161308	Outside SAPA: O
Recent	71	orthogonal	5.48465344725064	0.32661337387404	4.8445029975884	6.12480389691287	4.23454154895715	6.73476534554413	Outside SAPA: O
Recent	72	orthogonal	5.23435770117842	0.320036160386898	4.60709835306962	5.86161704928722	4.00942007159404	6.4592953307628	Outside SAPA: O
Recent	73	orthogonal	5.23937985235192	0.319982931509907	4.61222483092496	5.86653487377889	4.01464595616544	6.4641137485384	Outside SAPA: O
Recent	74	orthogonal	5.27519535224612	0.313968976915774	4.65982746522831	5.89056323926392	4.0734798527185	6.47691085177373	Outside SAPA: O
Recent	75	orthogonal	5.21625134232568	0.304917307567924	4.61862440122962	5.81387828342173	4.04918108532732	6.38332159932403	Outside SAPA: O
Early	25	parallel	1.52207137956672	0.0679692259529358	1.3888541446419	1.65528861449154	1.26191933167682	1.78222342745663	Along SAPA: P
Early	26	parallel	1.55386034401695	0.0722069933903011	1.41233723754004	1.69538345049386	1.2774882515134	1.83023243652051	Along SAPA: P
Early	27	parallel	1.57142558431144	0.0715896135899619	1.43111252000797	1.7117386486149	1.29741651149999	1.84543465712289	Along SAPA: P
Early	28	parallel	1.55484018484214	0.070326376350377	1.41700302003219	1.69267734965209	1.28566614950893	1.82401422017536	Along SAPA: P
Early	29	parallel	1.55461135117917	0.0679973854014117	1.42133892474951	1.68788377760882	1.29435152306835	1.81487117928999	Along SAPA: P
Early	30	parallel	1.54257770991352	0.0662458175548367	1.41273829337962	1.67241712644741	1.28902200349771	1.79613341632932	Along SAPA: P
Early	31	parallel	1.55802931727309	0.0627365326685833	1.43506797272775	1.68099066181843	1.31790539026905	1.79815324427713	Along SAPA: P
Early	32	parallel	1.60374512235607	0.0590229074834598	1.48806234942565	1.71942789528649	1.37783508676333	1.82965515794881	Along SAPA: P
Early	33	parallel	1.64450032370575	0.0570898621801038	1.5326062499504	1.75639439746111	1.4259890143348	1.86301163307671	Along SAPA: P
Early	34	parallel	1.73159538928256	0.0634510472236869	1.60723362194278	1.85595715662233	1.48873665954755	1.97445411901756	Along SAPA: P
Early	35	parallel	1.81904139333434	0.0695475200352731	1.68273075885113	1.95535202781756	1.55284842866282	2.08523435800587	Along SAPA: P
Early	36	parallel	1.89215221529658	0.0740411928215955	1.74703414399387	2.03727028659929	1.60875972890741	2.17554470168575	Along SAPA: P
Early	37	parallel	1.94820819653067	0.0773002644652296	1.7967024621834	2.09971393087794	1.6523416213105	2.24407477175084	Along SAPA: P
Early	38	parallel	1.95373907394633	0.0800789708825087	1.79678717509758	2.11069097279508	1.64723700663683	2.26024114125582	Along SAPA: P
Early	39	parallel	1.94904253090556	0.0774847726575104	1.79717516714656	2.10090989466455	1.65246975102583	2.24561531078528	Along SAPA: P
Early	40	parallel	1.92131922163694	0.0764016533905695	1.77157473263211	2.07106371064177	1.62889207813093	2.21374636514295	Along SAPA: P
Early	41	parallel	1.8867504733414	0.0744683470714985	1.74079519509303	2.03270575158977	1.60172305509419	2.17177789158861	Along SAPA: P
Early	42	parallel	1.83889321164814	0.0733577017831193	1.6951147581646	1.98267166513169	1.5581167855551	2.11966963774119	Along SAPA: P
Early	43	parallel	1.78994992434088	0.0757981293471493	1.64138832072495	1.9385115279568	1.49983276765089	2.08006708103086	Along SAPA: P
Early	44	parallel	1.74889770367552	0.0785149715768044	1.5950111871378	1.90278422021325	1.44838183992467	2.04941356742638	Along SAPA: P
Early	45	parallel	1.7165142563111	0.0794687508757401	1.56075836669826	1.87227014592393	1.41234780460114	2.02068070802105	Along SAPA: P
Early	46	parallel	1.69720296974354	0.0778792729354999	1.5445623996478	1.84984353983929	1.39912024100427	1.99528569848282	Along SAPA: P
Early	47	parallel	1.69220238411644	0.0789587237133954	1.53744612937293	1.84695863885994	1.38998806013639	1.99441670809648	Along SAPA: P
Early	48	parallel	1.68109613060638	0.0794051916329798	1.52546481482024	1.83672744639253	1.37717295174432	1.98501930946845	Along SAPA: P
Early	49	parallel	1.66864560510308	0.0796947541235139	1.51244675726422	1.82484445294195	1.36361412650907	1.9736770836971	Along SAPA: P
Early	50	parallel	1.63467185335384	0.0768017957469663	1.48414309974179	1.7852006069659	1.34071316594683	1.92863054076085	Along SAPA: P
Early	51	parallel	1.61390724080518	0.0709866507937927	1.47477596186623	1.75303851974414	1.34220600663726	1.8856084749731	Along SAPA: P
Early	52	parallel	1.60832887869132	0.0680295602810322	1.4749933906564	1.74166436672624	1.3479459013066	1.86871185607605	Along SAPA: P
Early	53	parallel	1.60891389140266	0.0693015658327661	1.47308531829821	1.74474246450712	1.34366231584617	1.87416546695915	Along SAPA: P
Early	54	parallel	1.58630134813696	0.0697243581391581	1.44964411733904	1.72295857893488	1.31943153605066	1.85317116022326	Along SAPA: P
Early	55	parallel	1.54162705657854	0.0716418280067146	1.40121165389877	1.68204245925832	1.2674181332133	1.81583597994379	Along SAPA: P
Early	56	parallel	1.50571148901327	0.074151628665059	1.36037696743477	1.65104601059177	1.22189630970043	1.7895266683261	Along SAPA: P
Early	57	parallel	1.47383274040061	0.0726487973816012	1.33144371401253	1.6162217667887	1.19576964418926	1.75189583661197	Along SAPA: P
Early	58	parallel	1.44657375746641	0.0733648586387519	1.30278127680358	1.59036623812923	1.16576993852575	1.72737757640707	Along SAPA: P
Early	59	parallel	1.41603611517183	0.0711870145248503	1.27651213053619	1.55556009980746	1.14356798930804	1.68850424103561	Along SAPA: P
Early	60	parallel	1.3529010440894	0.062217185249822	1.2309576017803	1.47484448639851	1.11476491807416	1.59103717010465	Along SAPA: P
Early	61	parallel	1.30315295366612	0.0559910606333832	1.19341249136849	1.41289341596375	1.08884730455679	1.51745860277545	Along SAPA: P
Early	62	parallel	1.29652328861645	0.0519871671125414	1.1946303134176	1.39841626381529	1.0975425322711	1.49550404496179	Along SAPA: P
Early	63	parallel	1.29707906891095	0.0500172005434899	1.1990471572382	1.39511098058371	1.10563835484251	1.48851978297939	Along SAPA: P
Early	64	parallel	1.27937354276034	0.048751919342084	1.18382153667265	1.37492554884802	1.09277568942905	1.46597139609162	Along SAPA: P
Early	65	parallel	1.25098223460737	0.0540033568335256	1.14513760016939	1.35682686904534	1.04428451698294	1.4576799522318	Along SAPA: P
Early	66	parallel	1.24858168598972	0.0609047558274137	1.12921055808078	1.36795281389865	1.01546888041344	1.48169449156599	Along SAPA: P
Early	67	parallel	1.24687108110976	0.064076695719668	1.12128306525088	1.37245909696864	1.00161768327008	1.49212447894943	Along SAPA: P
Early	68	parallel	1.25679280249423	0.0688251883964798	1.12189791200795	1.39168769298052	0.993364560422581	1.52022104456589	Along SAPA: P
Early	69	parallel	1.26557992124641	0.0717283686901405	1.12499490194393	1.4061649405489	0.991039763624736	1.54012007886809	Along SAPA: P
Early	70	parallel	1.2582896175066	0.0738299522254632	1.11358557016438	1.40299366484882	0.975705653988054	1.54087358102515	Along SAPA: P
Early	71	parallel	1.24937981410882	0.0756620086650027	1.10108500212746	1.39767462609018	0.959783659000419	1.53897596921722	Along SAPA: P
Early	72	parallel	1.25135861410974	0.0793090124674437	1.09591580602412	1.40680142219537	0.94780356077107	1.55491366744842	Along SAPA: P
Early	73	parallel	1.2528744738385	0.0830902235172941	1.09002062827722	1.41572831939978	0.934846844354799	1.5709021033222	Along SAPA: P
Early	74	parallel	1.25216538507051	0.085992388656908	1.0836234003584	1.42070736978262	0.923029725536439	1.58130104460457	Along SAPA: P
Early	75	parallel	1.24233352682842	0.0865540923093933	1.07269062318746	1.41197643046939	0.911047947923459	1.57361910573339	Along SAPA: P
Early	25	orthogonal	3.94307562277508	0.137952693275357	3.67269331238508	4.21345793316509	3.41506202302682	4.47108922252334	Outside SAPA: O
Early	26	orthogonal	3.93392460194597	0.146425723693156	3.64693545709718	4.22091374679477	3.37348049877326	4.49436870511868	Outside SAPA: O
Early	27	orthogonal	3.93588864416229	0.147405805247394	3.64697857476527	4.22479871355931	3.37169328121195	4.50008400711263	Outside SAPA: O
Early	28	orthogonal	3.91903908552664	0.145100527974285	3.63464727655929	4.20343089449398	3.36366716576172	4.47441100529155	Outside SAPA: O
Early	29	orthogonal	3.92740689481863	0.139537538554707	3.65391834476004	4.20089544487722	3.39332730359804	4.46148648603922	Outside SAPA: O
Early	30	orthogonal	3.90808995169263	0.126529289547927	3.66009710118925	4.156082802196	3.42379940207329	4.39238050131196	Outside SAPA: O
Early	31	orthogonal	3.87199499604486	0.111730279469605	3.65300767230184	4.09098231978788	3.44434762169553	4.2996423703942	Outside SAPA: O
Early	32	orthogonal	3.83899286530844	0.0935848661295136	3.65556989819659	4.02241583242029	3.48079701661724	4.19718871399964	Outside SAPA: O
Early	33	orthogonal	3.78847366575053	0.0976034182676549	3.59717448117793	3.97977285032313	3.41489681847309	4.16205051302797	Outside SAPA: O
Early	34	orthogonal	3.80501405876165	0.0983269897430265	3.61229670015708	3.99773141736622	3.42866774341284	4.18136037411046	Outside SAPA: O
Early	35	orthogonal	3.81084331742962	0.101154680450381	3.61258378687922	4.00910284798003	3.42367402273973	4.19801261211951	Outside SAPA: O
Early	36	orthogonal	3.83152863183507	0.106565181164313	3.62266471474703	4.04039254892311	3.42365065875279	4.23940660491735	Outside SAPA: O
Early	37	orthogonal	3.90350616816214	0.11134200416204	3.68527985003803	4.12173248628624	3.47734491661312	4.32966741971116	Outside SAPA: O
Early	38	orthogonal	3.94948861530128	0.115033171532804	3.72402774206957	4.17494948853299	3.50919942957108	4.38977780103148	Outside SAPA: O
Early	39	orthogonal	4.01184084784673	0.118611203356617	3.77936716110481	4.24431453458866	3.55785675396759	4.46582494172587	Outside SAPA: O
Early	40	orthogonal	4.08977178813531	0.129101034023839	3.83673841108171	4.34280516518892	3.59563789275651	4.58390568351412	Outside SAPA: O
Early	41	orthogonal	4.12113784906399	0.139601838810738	3.84752327281938	4.3947524253086	3.58681214876901	4.65546354935897	Outside SAPA: O
Early	42	orthogonal	4.15670636644426	0.146716199367997	3.86914789973439	4.44426483315414	3.59515046832888	4.71826226455965	Outside SAPA: O
Early	43	orthogonal	4.18444397109507	0.145868401280005	3.89854715810383	4.47034078408632	3.62613301811031	4.74275492407984	Outside SAPA: O
Early	44	orthogonal	4.18970667219014	0.140587441951128	3.91416034928732	4.46525299509297	3.65160857825989	4.7278047661204	Outside SAPA: O
Early	45	orthogonal	4.21223697471334	0.136466825417813	3.94476691180992	4.47970703761677	3.68991053059492	4.73456341883177	Outside SAPA: O
Early	46	orthogonal	4.22548678269865	0.132906302211469	3.96499521704578	4.48597834835153	3.71678823253817	4.73418533285914	Outside SAPA: O
Early	47	orthogonal	4.25318399802619	0.12885158247908	4.0006395370162	4.50572845903618	3.76000487783143	4.74636311822095	Outside SAPA: O
Early	48	orthogonal	4.27443587609173	0.123102470286084	4.03315946792309	4.51571228426037	3.80326146890624	4.74561028327722	Outside SAPA: O
Early	49	orthogonal	4.29431058343272	0.119008224924816	4.06105874871604	4.5275624181494	3.83880689046185	4.74981427640359	Outside SAPA: O
Early	50	orthogonal	4.36453607844093	0.119875840197852	4.12958374903666	4.5994884078452	3.90571159011163	4.82336056677023	Outside SAPA: O
Early	51	orthogonal	4.39873937235453	0.122487053389741	4.1586691591382	4.63880958557086	3.92992047185085	4.86755827285821	Outside SAPA: O
Early	52	orthogonal	4.44955556881524	0.130185974829737	4.19439574685672	4.70471539077377	3.95126906512677	4.94784207250371	Outside SAPA: O
Early	53	orthogonal	4.47604261323703	0.137607009950922	4.20633782971298	4.74574739676109	3.9493521155767	5.00273311089737	Outside SAPA: O
Early	54	orthogonal	4.53816448236018	0.142804984544267	4.25827185584062	4.81805710887975	3.99157874951982	5.08475021520055	Outside SAPA: O
Early	55	orthogonal	4.62451631890855	0.153505671583702	4.32365073118187	4.92538190663524	4.03697373231403	5.21205890550308	Outside SAPA: O
Early	56	orthogonal	4.73195503782765	0.167186483421985	4.40427555161865	5.05963452403664	4.09204917702149	5.37186089863381	Outside SAPA: O
Early	57	orthogonal	4.82793815945889	0.172429959918046	4.48998164816383	5.16589467075395	4.16796290505014	5.48791341386764	Outside SAPA: O
Early	58	orthogonal	4.95352969175407	0.175301671782454	4.6099447286308	5.29711465487734	4.28256296713213	5.62449641637601	Outside SAPA: O
Early	59	orthogonal	5.04663636662942	0.173412145882675	4.70675480621757	5.38651792704127	4.38290179781736	5.71037093544148	Outside SAPA: O
Early	60	orthogonal	5.11502031430961	0.167334749450995	4.78705023202363	5.4429903965956	4.47454696563613	5.75549366298309	Outside SAPA: O
Early	61	orthogonal	5.15824521940181	0.157424039976229	4.84969977074761	5.46679066805601	4.555705087265	5.76078535153862	Outside SAPA: O
Early	62	orthogonal	5.21400093208768	0.152666371306514	4.9147803426765	5.51322152149887	4.62967076527349	5.79833109890188	Outside SAPA: O
Early	63	orthogonal	5.21457461717844	0.153159673989821	4.9143871722745	5.51476206208239	4.62835633553739	5.8007928988195	Outside SAPA: O
Early	64	orthogonal	5.32001521499265	0.166165101045416	4.99433760145617	5.64569282852912	4.68401869276167	5.95601173722362	Outside SAPA: O
Early	65	orthogonal	5.3402289420418	0.185654394880326	4.97635301450479	5.70410486957882	4.62963719481017	6.05082068927343	Outside SAPA: O
Early	66	orthogonal	5.37318739532481	0.192280687386499	4.99632417312467	5.75005061752495	4.63723352955747	6.10914126109215	Outside SAPA: O
Early	67	orthogonal	5.40341669052646	0.190584933099972	5.02987708565454	5.77695629539838	4.67395332018809	6.13288006086483	Outside SAPA: O
Early	68	orthogonal	5.44747632878799	0.19278091586793	5.0696326767802	5.82531998079578	4.70960783971822	6.18534481785775	Outside SAPA: O
Early	69	orthogonal	5.51815239358973	0.205157915162101	5.11605026872869	5.92025451845078	4.73291096966648	6.30339381751299	Outside SAPA: O
Early	70	orthogonal	5.5792683018799	0.213863497143408	5.16010354987104	5.99843305388877	4.76070628398551	6.39783031977429	Outside SAPA: O
Early	71	orthogonal	5.66402802422233	0.226020384875882	5.22103621009372	6.10701983835094	4.7989355479443	6.52912050050035	Outside SAPA: O
Early	72	orthogonal	5.75497389533488	0.235264407941376	5.29386412892564	6.21608366174411	4.85449994313869	6.65544784753106	Outside SAPA: O
Early	73	orthogonal	5.81321574138869	0.249837543610016	5.3235431539271	6.30288832885027	4.85696314767907	6.7694683350983	Outside SAPA: O
Early	74	orthogonal	5.88289028269884	0.25829587027374	5.37663967960688	6.3891408857908	4.89426346414792	6.87151710124976	Outside SAPA: O
Early	75	orthogonal	5.9388217518736	0.263957065396047	5.42147541023246	6.45616809351473	4.92852672268876	6.94911678105843	Outside SAPA: O
