## Supplementary tables, figure source data and SAPA calculator for "A shared cardiovascular and cerebrovascular risk marker phenotype: physiological context and prognosis": Figure_6_c.csv

cohort	kind	endpoint_or_axis	metric	averaging	primary	estimate	SE_fraction	lower	upper	simultaneous_lower_fraction	simultaneous_upper_fraction	critical_maxz	source
ELSA_MI	structure	SAPA	F	sex50_50	TRUE	-5.35312300520453	0.00841438917615811	-7.57678165762033	-3.12946435278873	-0.0757678165762033	-0.0312946435278873	2.64268576822719	ELSA
CHARLS_Stroke	structure	SAPA	F	sex50_50	TRUE	-2.20348048837529	0.00703244794431537	-4.06193549819937	-0.345025478551211	-0.0406193549819937	-0.00345025478551211	2.64268576822719	CHARLS
