## Supplementary tables, figure source data and SAPA calculator for "A shared cardiovascular and cerebrovascular risk marker phenotype: physiological context and prognosis": Figure_6_d.csv

category	variant	population	metric	target	contrast	estimate	se	lower	upper	df	p	within_var	between_var	imputation_var_fraction	p_Holm_primary	study_period	period
mean	DXA	all	logFat	SAPA	delta70_40	-0.0307395557008334	0.0151318351520524	-0.0617621783842585	0.000283066982591732	27.4796606448235	0.0519828183737255	0.000223994761958436	4.14806092537719e-06	0.0217391805653596	0.155948455121176	2001-2004	2001-2004
mean	DXA	all	logRatio	SAPA	delta70_40	-0.00625645557150812	0.016932531095551	-0.0412751402332998	0.0287622290902836	23.1064210186101	0.715124800958348	0.00025408314928583	2.71895500133097e-05	0.113799276892565	0.715124800958348	2001-2004	2001-2004
mean	DXA	all	logLean	SAPA	delta70_40	-0.0366581871947828	0.0305242336199774	-0.0993059398468371	0.0259895654572714	26.8425093800371	0.240259801775414	0.000896196161311318	2.96105639797028e-05	0.0381362852829581	0.480519603550828	2001-2004	2001-2004
mean	DXA	all	logFat	SAPA	delta70_40	0.00314698403946123	0.0210079368776663	-0.042794933021581	0.0490889011005034	11.6134279270849	0.883492619178754	0.000418238166018965	1.92460381975408e-05	0.0523306081448098	1	1999-2000	1999-2000
mean	DXA	all	logRatio	SAPA	delta70_40	-0.00344429844133968	0.0235232929329806	-0.0550055459021377	0.0481169490194583	11.3856744009386	0.886149655011009	0.000516526368945232	3.06824512213207e-05	0.0665388154066933	1	1999-2000	1999-2000
mean	DXA	all	logLean	SAPA	delta70_40	0.0165641213330382	0.0554651552089746	-0.104667188511258	0.137795431177335	11.6674601451784	0.770466598822631	0.00292605157713835	0.000125276554347743	0.048866426449812	1	1999-2000	1999-2000
