## Supplementary tables, figure source data and SAPA calculator for "A shared cardiovascular and cerebrovascular risk marker phenotype: physiological context and prognosis": Figure_6_e.csv

category	variant	population	metric	target	contrast	estimate	se	lower	upper	df	p	within_var	between_var	imputation_var_fraction	p_Holm_primary	study_period	age
mean	DXA	all	Total fat	All eight	age40	0.15674962641805	0.0100067545395112	0.136215112032623	0.177284140803477	26.9341227016197	4.70577486377991e-15	9.65398471832397e-05	2.99607435899014e-06	0.0359043724265053		2001-2004	40
mean	DXA	all	Total fat	BMI term removed	age40	0.102743107464211	0.00999925510694212	0.0822183253560035	0.123267889572419	26.7767941476858	8.67119330963734e-11	9.60141014237431e-05	3.3091677249707e-06	0.0397159293032834		2001-2004	40
mean	DXA	all	Trunk:leg fat ratio	All eight	age40	0.147647054838423	0.00840719217692399	0.130367396613699	0.164926713063146	26.0487147494296	5.85766761740117e-16	6.67052984587072e-05	3.31298486752067e-06	0.0562469203010178		2001-2004	40
mean	DXA	all	Trunk:leg fat ratio	BMI term removed	age40	0.152555388073068	0.00822109181358693	0.135637385354736	0.169473390791399	25.4043028319609	2.73449886238596e-16	6.28697991815973e-05	3.9304595215239e-06	0.0697855614845175		2001-2004	40
mean	DXA	all	Non-bone lean mass	All eight	age40	0.169107032509966	0.0264327314740135	0.11488115355768	0.223332911462251	27.1026093045507	7.34247296374433e-07	0.000676540068222947	1.84576874619657e-05	0.0317011083047154		2001-2004	40
mean	DXA	all	Non-bone lean mass	BMI term removed	age40	0.0360305742709282	0.0254545237048999	-0.0162104329081336	0.0882715814499901	26.861114685968	0.168416021986574	0.000623514860052383	2.03482641591065e-05	0.0376858801654598		2001-2004	40
mean	DXA	all	Total fat	All eight	age70	0.126010070717217	0.0199584034084208	0.085090598506951	0.166929542927482	27.4558299823671	8.62659172997954e-07	0.000389416953458915	7.43409429529146e-06	0.0223953430041609		2001-2004	70
mean	DXA	all	Total fat	BMI term removed	age70	0.0668531665463455	0.0203892776862167	0.0250452002798468	0.108661132812844	27.3831932935672	0.00283741305667866	0.000405590953585268	8.44307581698869e-06	0.0243712752067475		2001-2004	70
mean	DXA	all	Trunk:leg fat ratio	All eight	age70	0.141390599266915	0.017547518004792	0.105029424423505	0.177751774110324	22.3191813519013	4.71888604460674e-08	0.000268457723003803	3.28813876039136e-05	0.128144505425724		2001-2004	70
mean	DXA	all	Trunk:leg fat ratio	BMI term removed	age70	0.146428785974221	0.0176162497621197	0.109925108742961	0.182932463205482	22.3183297680989	2.78490094893206e-08	0.000270560092223973	3.31434695478414e-05	0.12815994060973		2001-2004	70
mean	DXA	all	Non-bone lean mass	All eight	age70	0.132448845315183	0.0455999588740103	0.0389868702758117	0.225910820354554	27.6409491725395	0.00715445105853219	0.00204362008707992	2.97801351929242e-05	0.0171861662682106		2001-2004	70
mean	DXA	all	Non-bone lean mass	BMI term removed	age70	0.0066038570888759	0.0460290786411556	-0.0877521230264804	0.100959837204232	27.5483720815954	0.886962213923786	0.00207667509548892	3.50008208873084e-05	0.0198241654070091		2001-2004	70
mean	DXA	all	Total fat	All eight	age40	0.15711343139841	0.01432328925268	0.125285695884304	0.188941166912517	10.2046484321265	5.67374820888479e-07	0.000177633909402293	2.29355880113704e-05	0.134154609694191		1999-2000	40
mean	DXA	all	Total fat	BMI term removed	age40	0.104917398851764	0.0146776215156012	0.0724672653566985	0.137367532346829	10.6114543604654	2.271670016102e-05	0.000191386756199272	2.00381809633059e-05	0.111616441197667		1999-2000	40
mean	DXA	all	Trunk:leg fat ratio	All eight	age40	0.130342509244893	0.0137648587699992	0.0997045634541833	0.160980455035603	10.0778176156216	2.467903444326e-06	0.000162737666208625	2.22780589578335e-05	0.14109612133746		1999-2000	40
mean	DXA	all	Trunk:leg fat ratio	BMI term removed	age40	0.132559961443611	0.0138755338060903	0.101518452986981	0.16360146990024	9.71162120793299	2.99991848577752e-06	0.000161530652275024	2.58331551074414e-05	0.161012390486994		1999-2000	40
mean	DXA	all	Non-bone lean mass	All eight	age40	0.184014933862373	0.0479198476632397	0.0791815497292912	0.288848317995455	11.5766865852485	0.0025065595586202	0.00217078589740224	0.000104604918888216	0.0546641369269349		1999-2000	40
mean	DXA	all	Non-bone lean mass	BMI term removed	age40	0.0595850879286845	0.0467497769919689	-0.0425591053013668	0.161729281158736	11.7052718380177	0.227188438266825	0.00208409332977071	8.45402658567642e-05	0.0464179298911431		1999-2000	40
mean	DXA	all	Total fat	All eight	age70	0.160260415437872	0.0236597831499875	0.108745319073616	0.211775511802128	12.0742623235483	1.91540237420802e-05	0.00054790204525348	9.90274454246073e-06	0.0212283041897017		1999-2000	70
mean	DXA	all	Total fat	BMI term removed	age70	0.0967711902824709	0.0237175679527437	0.0451516446275236	0.148390735937418	12.1197999536163	0.00149549193728539	0.000552443748258153	8.39940111238305e-06	0.0179179887837695		1999-2000	70
mean	DXA	all	Trunk:leg fat ratio	All eight	age70	0.126898210803554	0.0208344544095089	0.0802043210166863	0.173592100590421	9.58797418161531	0.000139559653405294	0.000361273640385303	6.06673751305004e-05	0.167715108219594		1999-2000	70
mean	DXA	all	Trunk:leg fat ratio	BMI term removed	age70	0.132078729418322	0.0200594899372704	0.0872990575186781	0.176858401317967	9.8629245299812	6.61308497431099e-05	0.000340899018946697	5.12367646639618e-05	0.152799936212324		1999-2000	70
mean	DXA	all	Non-bone lean mass	All eight	age70	0.200579055195411	0.0688781135796168	0.0508008362381353	0.350357274152687	12.2163928188469	0.0128192237618678	0.00469339602330897	4.23320891480164e-05	0.0107075092838891		1999-2000	70
mean	DXA	all	Non-bone lean mass	BMI term removed	age70	0.0876889646107916	0.0705096355068516	-0.0656620407335698	0.241039969955153	12.1981266263859	0.237000716799182	0.00491149151355127	5.00976547981595e-05	0.0120920992366407		1999-2000	70
