## Supplementary tables, figure source data and SAPA calculator for "A shared cardiovascular and cerebrovascular risk marker phenotype: physiological context and prognosis": Figure_6_f.csv

category	variant	population	metric	target	contrast	estimate	se	lower	upper	df	p	within_var	between_var	imputation_var_fraction	p_Holm_primary	study_period	period
structure	DXA	all	B	adjusted	delta	-0.427864498453177	0.0832850752242014	-0.598416668728196	-0.257312328178157	28.1818181818182	1.87173811204689e-05	0.00693640375510088	0	0		2001-2004	2001-2004
structure	DXA	all	B	fitted	delta	-0.440387948326997	0.0730496696026051	-0.590035172105895	-0.290740724548099	27.9512484055529	1.70645170995516e-06	0.00529482569403612	3.45237791780384e-05	0.00776359844104042		2001-2004	2001-2004
structure	DXA	all	B	residual	delta	0.0125234498738208	0.0418036563684489	-0.0731908959344143	0.0982377956820558	27.4077693657951	0.76675935188199	0.00170611715075771	3.45237791780353e-05	0.0237066963976716		2001-2004	2001-2004
structure	DXA	all	B	mapping	delta	-0.296971016138396	0.064193266861635	-0.428522710125202	-0.165419322151591	27.7298012783327	7.86085275094086e-05	0.00406067010679978	5.00878363077523e-05	0.0145859446645564		2001-2004	2001-2004
structure	DXA	all	B	distribution	delta	-0.143416932188601	0.0323420813310402	-0.209750712231909	-0.077083152145293	27.2341789964285	0.000136865508331322	0.001016387256873	2.46858066255133e-05	0.0283199602141662		2001-2004	2001-2004
structure	DXA	all	B	adjusted	delta	-0.306825856403227	0.147372424656486	-0.626908227474737	0.0132565146682826	12.3529411764706	0.0587645403607026	0.0217186315491317	0	0		1999-2000	1999-2000
structure	DXA	all	B	fitted	delta	-0.278927244004963	0.108375253802355	-0.514643763944978	-0.0432107240649477	12.1925257089767	0.0241203781469072	0.0115982091617048	0.000122488729183359	0.0125146042319155		1999-2000	1999-2000
structure	DXA	all	B	residual	delta	-0.0278986123982645	0.0771347009133153	-0.195920923185186	0.140123698388657	12.0256606966836	0.723861299815825	0.00580277560996657	0.000122488729183355	0.0247045970780792		1999-2000	1999-2000
structure	DXA	all	B	mapping	delta	-0.100574542082609	0.105895391966041	-0.331031206031535	0.129882121866316	12.1278982783613	0.360780602061372	0.0110195700204038	0.000161886682698093	0.0173236039120053		1999-2000	1999-2000
structure	DXA	all	B	distribution	delta	-0.178352701922354	0.0591812767558761	-0.307064100912516	-0.0496413029321918	12.1995389179643	0.0106133567368235	0.00346044552689426	3.49816596344517e-05	0.0119854127692279		1999-2000	1999-2000
