## Supplementary tables, figure source data and SAPA calculator for "A shared cardiovascular and cerebrovascular risk marker phenotype: physiological context and prognosis": Figure_6_g.csv

category	metric	term	contrast	estimate	se	lower	upper	df	within_var	between_var	imputation_var_fraction	period
contribution	B	fat_variance	delta	-0.0321377712338931	0.0139837535752244	-0.0608190102847987	-0.00345653218298744	27.2242220403697	0.000189956847838073	4.65709684543975e-06	0.0285791291529899	2001-2004
contribution	B	ratio_variance	delta	-0.00280662614774705	0.00781438764730159	-0.0191971037984249	0.0135838515029308	18.422414624353	4.88804828280032e-05	1.01534762285804e-05	0.199529033833204	2001-2004
contribution	B	lean_variance	delta	0.000668697580386301	0.00464980674893032	-0.00885873391172464	0.0101961290724972	27.8227686757012	2.13658878961917e-05	2.12345755171891e-07	0.0117856902495328	2001-2004
contribution	B	fat_ratio_covariance	delta	-0.0579888998593232	0.0151415748905166	-0.0890619952444441	-0.0269158044742022	26.9047009558948	0.000220870363009524	6.99743929633129e-06	0.0366250551901667	2001-2004
contribution	B	fat_lean_covariance	delta	-0.0207563677644589	0.00965432083347438	-0.0405462380861561	-0.000966497442761668	27.5704391616948	9.14162098889876e-05	1.49141738889161e-06	0.019201581231921	2001-2004
contribution	B	ratio_lean_covariance	delta	-0.0303959647635654	0.00999064134614936	-0.05094829753845	-0.00984363198868086	25.583715324463	9.32156907668688e-05	5.49768645043353e-06	0.0660958932326522	2001-2004
contribution	B	fat_variance	delta	-0.0383673109683039	0.0230064677191947	-0.0887984227946586	0.0120638008580507	11.3804773235283	0.000493910616607022	2.94891169227707e-05	0.0668564210150913	1999-2000
contribution	B	ratio_variance	delta	-0.00425873052850688	0.00697410901780401	-0.0197255975528941	0.0112081364958804	10.3576030378258	4.25225791609362e-05	5.09634785939925e-06	0.125736928170933	1999-2000
contribution	B	lean_variance	delta	-0.0065331490049882	0.0121193028496586	-0.0330187701157606	0.0199524721057842	11.6820526049082	0.000139838554698474	5.86578905272499e-06	0.0479239283649645	1999-2000
contribution	B	fat_ratio_covariance	delta	-0.0710681405807528	0.0305948874355206	-0.1375925607404	-0.00454372042110557	12.2254980483141	0.000926674090804414	7.81087198980365e-06	0.0100134341694376	1999-2000
contribution	B	fat_lean_covariance	delta	-0.0353411517633754	0.023556000162187	-0.0866464827976888	0.015964179270938	12.0397437973167	0.000541732662922754	1.09604005985015e-05	0.0237030687682498	1999-2000
contribution	B	ratio_lean_covariance	delta	-0.0227842190764265	0.0123039200735679	-0.0500405396665922	0.00447210151373916	10.4480410445507	0.000133109496736602	1.52307937001214e-05	0.120730438817591	1999-2000
