## Supplementary tables, figure source data and SAPA calculator for "A shared cardiovascular and cerebrovascular risk marker phenotype: physiological context and prognosis": Figure_6_h.csv

category	metric	term	contrast	estimate	se	lower	upper	df	within_var	between_var	imputation_var_fraction	period
contribution	B_without_BMI	fat_variance	delta	-0.0128940775100666	0.00742356612083676	-0.0281672641426046	0.00237910912247142	25.525151390614	5.14001253164813e-05	3.0910071949617e-06	0.0673063593417778	2001-2004
contribution	B_without_BMI	ratio_variance	delta	-0.00312510639875511	0.00860053867735593	-0.021148927059808	0.0148987142622977	18.6530853060449	5.95331945262504e-05	1.2030059178704e-05	0.195163097928864	2001-2004
contribution	B_without_BMI	lean_variance	delta	0.00141677231649852	0.00203063648321285	-0.00274598864099496	0.00557953327399201	27.5315769932914	4.03979634682566e-06	6.97401501078271e-08	0.0202954999787986	2001-2004
contribution	B_without_BMI	fat_ratio_covariance	delta	-0.0330115842307076	0.0113274650765386	-0.0562655173028883	-0.00975765115852698	26.7080274975747	0.000123005669834338	4.421496021553e-06	0.041350905185084	2001-2004
contribution	B_without_BMI	fat_lean_covariance	delta	-0.00218119655731423	0.00668933844146668	-0.0159474764529479	0.0115850833383194	25.3880840420819	4.16097305911809e-05	2.61459849441912e-06	0.0701164491344301	2001-2004
contribution	B_without_BMI	ratio_lean_covariance	delta	-0.00398524092413642	0.00827980022957067	-0.0209691689452543	0.0129986870969815	27.1647154693296	6.64904462941596e-05	1.72053795619916e-06	0.0301165893294915	2001-2004
contribution	B_without_BMI	fat_variance	delta	-0.0153637543876203	0.0127846303188436	-0.0434552544360742	0.0127277456608336	11.1538486740413	0.00015029468753824	1.09600707093804e-05	0.0804670820902773	1999-2000
contribution	B_without_BMI	ratio_variance	delta	-0.00460052447587531	0.00770093707651155	-0.0217089860872539	0.0125079371355033	10.2216251963938	5.14037157220992e-05	6.58393011190918e-06	0.133223030505092	1999-2000
contribution	B_without_BMI	lean_variance	delta	-0.00262691854906577	0.00607950491241617	-0.0159645887841325	0.010710751686001	11.3001082424031	3.43090316580022e-05	2.20945693507511e-06	0.0717348772798929	1999-2000
contribution	B_without_BMI	fat_ratio_covariance	delta	-0.0421431249995731	0.0209206778821426	-0.0875969757586676	0.0033107257595215	12.3135264258602	0.00043629167835636	1.15257057667451e-06	0.00316007412073829	1999-2000
contribution	B_without_BMI	fat_lean_covariance	delta	-0.00794669936248679	0.0144549621763968	-0.0396041186123175	0.0237107198873439	11.4681425810087	0.00019610373390232	1.0701831348951e-05	0.0614618218467047	1999-2000
contribution	B_without_BMI	ratio_lean_covariance	delta	-0.00709317873580531	0.00909230552124563	-0.0272655626566459	0.0130792051850353	10.3266790315566	7.21342626563766e-05	8.77979752941427e-06	0.127443504605313	1999-2000
