## Supplementary tables, figure source data and SAPA calculator for "A shared cardiovascular and cerebrovascular risk marker phenotype: physiological context and prognosis": Figure_6_i.csv

metric	quantity	contrast	estimate	se	lower	upper	df	source_var	target_var	interval_method	model	x	subdisplay
B_without_BMI	observed	mid	0.484203306279346	0.0721573417856791	0.329441200181887	0.638965412376806	14	0	0.00520668197357531	two-sample replication; finite Welch t	Observed	0.85	age levels
B_without_BMI	observed	old	0.317469812804518	0.0952166875311765	0.113250328920021	0.521689296689014	14	0	0.0090662175844097	two-sample replication; finite Welch t	Observed	1.85	age levels
B_without_BMI	simple	mid	0.496656067858975	0.0369179778281933	0.421259498598116	0.572052637119834	30	0.00136293708692297	0	two-sample replication; finite Welch t	Source copy	1	age levels
B_without_BMI	simple	old	0.297031477259396	0.0397945607736573	0.21576014188075	0.378302812638042	30	0.0015836070671683	0	two-sample replication; finite Welch t	Source copy	2	age levels
B_without_BMI	adapt	mid	0.516281763104869	0.048413332745716	0.418614680947748	0.61394884526199	42.5139312461014	0.00139397409367783	0.000949876693869585	two-sample replication; finite Welch t	Distribution adapted	1.15	age levels
B_without_BMI	adapt	old	0.302349946141832	0.0395038208556514	0.221831752094597	0.382868140189066	31.4860513299034	0.00152224763594107	3.83042262543236e-05	two-sample replication; finite Welch t	Distribution adapted	2.15	age levels
B_without_BMI	observed	delta	-0.166733493474829	0.112523128167384	-0.408071600851104	0.0746046139014464	14	0	0.0126614543725736	two-sample replication; finite Welch t	Observed		age contrast
B_without_BMI	simple	delta	-0.199624590599579	0.0587420269776269	-0.319591814323291	-0.0796573668758673	30	0.00345062573344025	0	two-sample replication; finite Welch t	Source copy		age contrast
B_without_BMI	adapt	delta	-0.213931816963037	0.0607940286938514	-0.336675960005065	-0.0911876739210097	41.3537630526977	0.00295540371447376	0.000740510210355066	two-sample replication; finite Welch t	Distribution adapted		age contrast
