## Supplementary tables, figure source data and SAPA calculator for "A shared cardiovascular and cerebrovascular risk marker phenotype: physiological context and prognosis": Supplementary_Figure_1_a.csv

estimate	lower	upper	label	cohort	type	n	events
1.43980068349083	1.09137808308827	1.89945724612191	NHANES: stroke history	NHANES	OR	4256	170
1.08607466751205	0.986147513618161	1.19612752364363	No CVD: all-cause death	NHANES	HR	6573	804
1.09308654792539	0.857413634018558	1.39353767405753	No CVD: CVD death	NHANES	HR	6573	215
1.16129964653675	0.901076463797206	1.49667306075579	No CVD: heart death	NHANES	HR	6573	174
1.14520141000228	0.978708291937292	1.34001753155193	Prior CVD: all-cause death	NHANES	HR	1043	344
1.15400910863042	0.892927264450487	1.49142833444729	Prior CVD: CVD death	NHANES	HR	1043	146
1.23903262488672	0.888358056494054	1.72813409448035	Prior CVD: heart death	NHANES	HR	1043	115
