## Supplementary tables, figure source data and SAPA calculator for "A shared cardiovascular and cerebrovascular risk marker phenotype: physiological context and prognosis": Supplementary_Figure_1_b_c.csv

cohort	quartile	n	estimate	lower	upper	reference	horizon_years	bootstrap
ELSA: MI	1	985	0.743816426500455	0.708652238572978	0.783003614414458	D; frozen held-out model	4	500
ELSA: MI	2	985	1.21120585244859	1.15779668847588	1.26928937215466	D; frozen held-out model	4	500
ELSA: MI	3	985	1.65849115912203	1.59514514081842	1.72073204942575	D; frozen held-out model	4	500
ELSA: MI	4	986	2.63055726525592	2.52731568695992	2.7534277573258	D; frozen held-out model	4	500
ELSA: stroke	1	989	1.30152579551098	1.24273109400988	1.36282952929342	D; frozen held-out model	4	500
ELSA: stroke	2	989	2.02466367872448	1.95091512673294	2.10452824771216	D; frozen held-out model	4	500
ELSA: stroke	3	989	2.53006274343639	2.42677935508275	2.62623029292361	D; frozen held-out model	4	500
ELSA: stroke	4	989	3.44271963845982	3.29213681467082	3.61740473015775	D; frozen held-out model	4	500
CHARLS: stroke	1	1657	2.59624176541631	2.5370995462945	2.65975252659872	D; first-report history; held-out	4	500
CHARLS: stroke	2	1657	3.64173369017677	3.55447929374103	3.73281059581957	D; first-report history; held-out	4	500
CHARLS: stroke	3	1657	4.94334080120532	4.84310719357029	5.0521589989062	D; first-report history; held-out	4	500
CHARLS: stroke	4	1657	8.0834662281565	7.87938124222219	8.27890864489085	D; first-report history; held-out	4	500
CHARLS: heart disease	1	1364	6.49374124940266	6.4059472168099	6.58204178242897	D; frozen held-out model	4	500
CHARLS: heart disease	2	1364	7.55058133080925	7.43372775933577	7.66814351216401	D; frozen held-out model	4	500
CHARLS: heart disease	3	1363	8.72867093487077	8.57956779337135	8.86886484144032	D; frozen held-out model	4	500
CHARLS: heart disease	4	1364	10.8709999748548	10.6777634954841	11.0820655526301	D; frozen held-out model	4	500
