## Supplementary tables, figure source data and SAPA calculator for "A shared cardiovascular and cerebrovascular risk marker phenotype: physiological context and prognosis": Supplementary_Figure_2_a.csv

label	cohort	model	sample	frame	n	BMI_condition	medication_adjusted	type	outcome	estimate	bootstrap_se	lower	upper
Complete Q	ELSA	ELSA_main__NoBMI	ELSA_main	ELSA_W4_W6	2959	FALSE	FALSE	within	Q	0.450195482118023	0.0552272916986545	0.34438706194141	0.551900067908698
Complete Q	CHARLS	CHARLS_main__NoBMI	CHARLS_main	CHARLS_W1_W3	5207	FALSE	FALSE	within	Q	0.274985919376201	0.0341917787461879	0.206983350861933	0.340236919738996
Q without BMI	ELSA	ELSA_main__NoBMI	ELSA_main	ELSA_W4_W6	2959	FALSE	FALSE	within	Q_without_BMI	0.350802844923194	0.0455211461488625	0.263605965104537	0.437056884180094
Q without BMI	CHARLS	CHARLS_main__NoBMI	CHARLS_main	CHARLS_W1_W3	5207	FALSE	FALSE	within	Q_without_BMI	0.198429237230762	0.0337620677323507	0.131700486210043	0.263557160231331
Q without BMI + BMI change	ELSA	ELSA_main__BMI	ELSA_main	ELSA_W4_W6	2959	TRUE	FALSE	within	Q_without_BMI	0.216848922168275	0.0477567980865805	0.127567621325716	0.312383454583993
Q without BMI + BMI change	CHARLS	CHARLS_main__BMI	CHARLS_main	CHARLS_W1_W3	5207	TRUE	FALSE	within	Q_without_BMI	0.171138493466509	0.0339840367124342	0.105046054531672	0.233767118435024
