## Supplementary tables, figure source data and SAPA calculator for "A shared cardiovascular and cerebrovascular risk marker phenotype: physiological context and prognosis": Supplementary_Figure_2_b.csv

label	cohort	model	sample	frame	n	BMI_condition	medication_adjusted	type	outcome	estimate	bootstrap_se	lower	upper
ELSA W4 to W6	ELSA	ELSA_main__BMI	ELSA_main	ELSA_W4_W6	2959	TRUE	FALSE	between	Q_without_BMI	0.340510057912202	0.0391984437660089	0.263353893095952	0.414736581740668
ELSA W4 to W6	ELSA	ELSA_main__BMI	ELSA_main	ELSA_W4_W6	2959	TRUE	FALSE	within	Q_without_BMI	0.216848922168275	0.0477567980865805	0.127567621325716	0.312383454583993
ELSA W2 to W4	ELSA	ELSA_earlier__BMI	ELSA_earlier	ELSA_W2_W4	2246	TRUE	FALSE	between	Q_without_BMI	0.321930161891936	0.0405141044097157	0.239369264192931	0.399183684633846
ELSA W2 to W4	ELSA	ELSA_earlier__BMI	ELSA_earlier	ELSA_W2_W4	2246	TRUE	FALSE	within	Q_without_BMI	0.272977011008644	0.0665306718655784	0.115624596371448	0.372564352476484
CHARLS W1 to W3	CHARLS	CHARLS_main__BMI	CHARLS_main	CHARLS_W1_W3	5207	TRUE	FALSE	between	Q_without_BMI	0.541272049515667	0.0359676173195674	0.473390145203579	0.614463150878998
CHARLS W1 to W3	CHARLS	CHARLS_main__BMI	CHARLS_main	CHARLS_W1_W3	5207	TRUE	FALSE	within	Q_without_BMI	0.171138493466509	0.0339840367124342	0.105046054531672	0.233767118435024
