## Supplementary tables, figure source data and SAPA calculator for "A shared cardiovascular and cerebrovascular risk marker phenotype: physiological context and prognosis": Supplementary_Figure_2_c.csv

label	cohort	model	sample	frame	n	BMI_condition	medication_adjusted	type	outcome	estimate	bootstrap_se	lower	upper
SBP	ELSA	ELSA_main__BMI	ELSA_main	ELSA_W4_W6	2959	TRUE	FALSE	within	SBP	0.0238090111129212	0.0353093550625789	-0.0452579998144515	0.0979916252098505
SBP	CHARLS	CHARLS_main__BMI	CHARLS_main	CHARLS_W1_W3	5207	TRUE	FALSE	within	SBP	0.0303205206472631	0.029258850952388	-0.0278122316782466	0.0872254236270123
DBP	ELSA	ELSA_main__BMI	ELSA_main	ELSA_W4_W6	2959	TRUE	FALSE	within	DBP	0.0906874335307092	0.043567788068377	0.0129770406585584	0.18014336563561
DBP	CHARLS	CHARLS_main__BMI	CHARLS_main	CHARLS_W1_W3	5207	TRUE	FALSE	within	DBP	0.00410354287922374	0.0259863040716146	-0.0454716513265555	0.0550253232884977
LDL	ELSA	ELSA_main__BMI	ELSA_main	ELSA_W4_W6	2959	TRUE	FALSE	within	LDL	0.0175795106882645	0.0297922092017065	-0.0425351243179997	0.0753779982941194
LDL	CHARLS	CHARLS_main__BMI	CHARLS_main	CHARLS_W1_W3	5207	TRUE	FALSE	within	LDL	0.0361094960367405	0.0228012612416483	-0.00831909796808574	0.080227135040476
HDL	ELSA	ELSA_main__BMI	ELSA_main	ELSA_W4_W6	2959	TRUE	FALSE	within	HDL	-0.0522179198719027	0.0228458639334632	-0.0910800141160498	-0.00152553301540308
HDL	CHARLS	CHARLS_main__BMI	CHARLS_main	CHARLS_W1_W3	5207	TRUE	FALSE	within	HDL	-0.076723707118863	0.0188651053370373	-0.110563178302693	-0.0382440787770971
lnTG	ELSA	ELSA_main__BMI	ELSA_main	ELSA_W4_W6	2959	TRUE	FALSE	within	lnTG	0.154912663290155	0.0288727635399492	0.0985725646528367	0.209100771467095
lnTG	CHARLS	CHARLS_main__BMI	CHARLS_main	CHARLS_W1_W3	5207	TRUE	FALSE	within	lnTG	0.139032666046883	0.022620793670448	0.0926982260158982	0.184513970391083
HbA1c	ELSA	ELSA_main__BMI	ELSA_main	ELSA_W4_W6	2959	TRUE	FALSE	within	HbA1c	0.0433416782425382	0.0151310097349787	0.014107040527756	0.0744857658398786
HbA1c	CHARLS	CHARLS_main__BMI	CHARLS_main	CHARLS_W1_W3	5207	TRUE	FALSE	within	HbA1c	-0.0395531890488786	0.0314184027873426	-0.108519190558711	0.0176249896506312
BMI	ELSA	ELSA_main__BMI	ELSA_main	ELSA_W4_W6	2959	TRUE	FALSE	within	BMI	2.52422941394417e-16	5.87152366919256e-16	-9.16594830098809e-16	1.53453888471428e-15
BMI	CHARLS	CHARLS_main__BMI	CHARLS_main	CHARLS_W1_W3	5207	TRUE	FALSE	within	BMI	-2.09124170357175e-18	6.59145877845025e-16	-1.46884854718093e-15	1.13940532649461e-15
lnCRP	ELSA	ELSA_main__BMI	ELSA_main	ELSA_W4_W6	2959	TRUE	FALSE	within	lnCRP	0.0870257629476827	0.0282711281953224	0.0290628502013663	0.142393958906267
lnCRP	CHARLS	CHARLS_main__BMI	CHARLS_main	CHARLS_W1_W3	5207	TRUE	FALSE	within	lnCRP	0.102719076532221	0.0235015301473604	0.0565057446741306	0.147147525604538
