## Supplementary tables, figure source data and SAPA calculator for "A shared cardiovascular and cerebrovascular risk marker phenotype: physiological context and prognosis": Supplementary_Figure_2_d.csv

label	cohort	model	sample	frame	n	BMI_condition	medication_adjusted	type	outcome	estimate	bootstrap_se	lower	upper
Primary	ELSA	ELSA_main__BMI	ELSA_main	ELSA_W4_W6	2959	TRUE	FALSE	within	Q_without_BMI	0.216848922168275	0.0477567980865805	0.127567621325716	0.312383454583993
Medication complete	ELSA	ELSA_med_unadjusted__BMI	ELSA_med_unadjusted	ELSA_W4_W6	2913	TRUE	FALSE	within	Q_without_BMI	0.219230544005392	0.0479544759379132	0.130194695891752	0.31593378736901
Medication adjusted	ELSA	ELSA_med_adjusted__BMI	ELSA_med_adjusted	ELSA_W4_W6	2913	TRUE	TRUE	within	Q_without_BMI	0.226956833327359	0.0481429568420816	0.138836550309101	0.323584014941709
Medication unchanged	ELSA	ELSA_med_unchanged__BMI	ELSA_med_unchanged	ELSA_W4_W6	2338	TRUE	FALSE	within	Q_without_BMI	0.200997390484106	0.0505033036203794	0.109617644347056	0.302926864973949
Fasting both visits	ELSA	ELSA_fasting__BMI	ELSA_fasting	ELSA_W4_W6	1623	TRUE	FALSE	within	Q_without_BMI	0.262728865971476	0.0726929951804115	0.0944834849818126	0.366564975194783
Measured weight	ELSA	ELSA_direct_weight__BMI	ELSA_direct_weight	ELSA_W4_W6	2951	TRUE	FALSE	within	Q_without_BMI	0.216434723262358	0.0480796202403115	0.127317778717002	0.31285754288912
Waists 40 to 200 cm	CHARLS	CHARLS_main__BMI	CHARLS_main	CHARLS_W1_W3	5207	TRUE	FALSE	within	Q_without_BMI	0.171138493466509	0.0339840367124342	0.105046054531672	0.233767118435024
All positive waists	CHARLS	CHARLS_positive__BMI	CHARLS_positive	CHARLS_W1_W3	5404	TRUE	FALSE	within	Q_without_BMI	0.0260552500378511	0.0141780656143827	-0.000358638810188785	0.0552234222657968
Medication adjusted	CHARLS	CHARLS_med_adjusted__BMI	CHARLS_med_adjusted	CHARLS_W1_W3	4577	TRUE	TRUE	within	Q_without_BMI	0.181366249973038	0.0338628647202359	0.113050429566298	0.247127785099863
Medication unchanged	CHARLS	CHARLS_med_unchanged__BMI	CHARLS_med_unchanged	CHARLS_W1_W3	3710	TRUE	FALSE	within	Q_without_BMI	0.174167342590445	0.0331754141559014	0.110041431039752	0.236797953185224
Source codes = 1	CHARLS	CHARLS_fasting__BMI	CHARLS_fasting	CHARLS_W1_W3	4018	TRUE	FALSE	within	Q_without_BMI	0.138347994160959	0.0391514968214257	0.0630751944030802	0.212869707300171
No TG top-coding	CHARLS	CHARLS_no_TG_topcode__BMI	CHARLS_no_TG_topcode	CHARLS_W1_W3	5137	TRUE	FALSE	within	Q_without_BMI	0.171362064651562	0.0341885882686413	0.103082120950249	0.234676831604858
