## Supplementary tables, figure source data and SAPA calculator for "A shared cardiovascular and cerebrovascular risk marker phenotype: physiological context and prognosis": Source_Data_Extended_Data_Figure_1.xlsx

### Sheet: Read me
Extended Data Figure 1 source data
Panel	Worksheet	Contents	Units and interpretation
a	Panel a	Model fit SRMR
b	Panel b	Repeated loading constraints
c	Panel c	Genetic local relationships
d	Panel d	Repeated local relationships
Each data sheet corresponds to the named panel. Empty cells preserve missing source values. Native estimates and interval endpoints retain the saved precision; display conversions are stated above.
a, Standardised root mean square residual (SRMR) for the SAPA factor model without local relationships (open circles) and the model with three fixed local relationships (filled circles). These are systolic–diastolic blood pressure (SBP–DBP), high-density lipoprotein cholesterol–triglycerides (HDL–TG) and body mass index–C-reactive protein (BMI–CRP). Clinical samples match the NHANES reference and…
b, Changes in robust CFI, robust root mean square error of approximation (RMSEA) and SRMR after constraining corresponding loadings across ELSA waves. Each value is constrained minus unconstrained fit for the named wave pair. c, The three standardised local relationships in Pan-UKB and BBJ, with their 95% parametric-bootstrap intervals. A marked axis break omits −7.7 to −1; intervals are not capp…

### Sheet: Panel a
source	model	metric	value	sample_scope
Pan-UKB	Pure factor	SRMR	0.135447	Full sample
Pan-UKB	Fixed local	SRMR	0.061696	Full sample
BBJ	Pure factor	SRMR	0.142214	Full sample
BBJ	Fixed local	SRMR	0.0642084	Full sample
NHANES	Pure factor	SRMR	0.139341	Age 40-54 years
NHANES	Fixed local	SRMR	0.0445092	Age 40-54 years
CHARLS	Pure factor	SRMR	0.124164	Age 40-54 years
CHARLS	Fixed local	SRMR	0.0395183	Age 40-54 years
ELSA	Pure factor	SRMR	0.161139	Age 40-54 years
ELSA	Fixed local	SRMR	0.0483556	Age 40-54 years

### Sheet: Panel b
transition	metric	value
Wave 2-4	CFI	-0.00313631
Wave 2-4	RMSEA	-0.00151448
Wave 2-4	SRMR	0.000600927
Wave 4-6	CFI	-0.00160881
Wave 4-6	RMSEA	-0.00192317
Wave 4-6	SRMR	0.00118744
Wave 6-8	CFI	-0.000746294
Wave 6-8	RMSEA	-0.00242435
Wave 6-8	SRMR	0.000643666

### Sheet: Panel c
source	pair	estimate	lower	upper
Pan-UKB	SBP-DBP	0.768144	0.740558	0.796881
Pan-UKB	HDL-TG	-0.466538	-0.551788	-0.374491
Pan-UKB	BMI-CRP	0.203756	0.0919422	0.307537
BBJ	SBP-DBP	0.841182	0.777863	0.891531
BBJ	HDL-TG	-0.564062	-0.730727	-0.35444
BBJ	BMI-CRP	-0.435996	-7.95156	0.495616

### Sheet: Panel d
transition	pair	first	second
Wave 2-4	SBP-DBP	0.490075	0.459274
Wave 2-4	HDL-TG	-0.0542476	-0.0760248
Wave 2-4	BMI-CRP	-0.00188738	0.0355616
Wave 4-6	SBP-DBP	0.461696	0.4263
Wave 4-6	HDL-TG	-0.0730178	-0.153792
Wave 4-6	BMI-CRP	0.0192708	0.0271349
Wave 6-8	SBP-DBP	0.482085	0.435924
Wave 6-8	HDL-TG	-0.13062	-0.0947363
Wave 6-8	BMI-CRP	0.0393621	0.035114
