## Supplementary tables, figure source data and SAPA calculator for "A shared cardiovascular and cerebrovascular risk marker phenotype: physiological context and prognosis": Source_Data_Extended_Data_Figure_2.xlsx

### Sheet: Panel a
source	layer	sample_scope	trait_1	trait_2	domain_1	domain_2	pair_scope	correlation_raw	adverse_oriented_correlation	n_complete8	pair_key
Pan-UKB	Genetic	Genetic reference	SBP	DBP	Haemodynamic	Haemodynamic	Within domain	0.793273	0.793273		SBP|DBP
Pan-UKB	Genetic	Genetic reference	SBP	LDL-C	Haemodynamic	Lipid	Cross domain	0.0671815	0.0671815		SBP|LDL-C
Pan-UKB	Genetic	Genetic reference	SBP	HDL-C	Haemodynamic	Lipid	Cross domain	-0.135797	0.135797		SBP|HDL-C
Pan-UKB	Genetic	Genetic reference	SBP	TG	Haemodynamic	Lipid	Cross domain	0.158187	0.158187		SBP|TG
Pan-UKB	Genetic	Genetic reference	SBP	HbA1c	Haemodynamic	Glycaemic	Cross domain	0.16149	0.16149		SBP|HbA1c
Pan-UKB	Genetic	Genetic reference	SBP	BMI	Haemodynamic	Adiposity	Cross domain	0.227713	0.227713		SBP|BMI
Pan-UKB	Genetic	Genetic reference	SBP	CRP	Haemodynamic	Inflammatory	Cross domain	0.212696	0.212696		SBP|CRP
Pan-UKB	Genetic	Genetic reference	DBP	LDL-C	Haemodynamic	Lipid	Cross domain	0.0829306	0.0829306		DBP|LDL-C
Pan-UKB	Genetic	Genetic reference	DBP	HDL-C	Haemodynamic	Lipid	Cross domain	-0.216403	0.216403		DBP|HDL-C
Pan-UKB	Genetic	Genetic reference	DBP	TG	Haemodynamic	Lipid	Cross domain	0.198297	0.198297		DBP|TG
Pan-UKB	Genetic	Genetic reference	DBP	HbA1c	Haemodynamic	Glycaemic	Cross domain	0.144625	0.144625		DBP|HbA1c
Pan-UKB	Genetic	Genetic reference	DBP	BMI	Haemodynamic	Adiposity	Cross domain	0.335629	0.335629		DBP|BMI
Pan-UKB	Genetic	Genetic reference	DBP	CRP	Haemodynamic	Inflammatory	Cross domain	0.277702	0.277702		DBP|CRP
Pan-UKB	Genetic	Genetic reference	LDL-C	HDL-C	Lipid	Lipid	Within domain	-0.0130696	0.0130696		LDL-C|HDL-C
Pan-UKB	Genetic	Genetic reference	LDL-C	TG	Lipid	Lipid	Within domain	0.420368	0.420368		LDL-C|TG
Pan-UKB	Genetic	Genetic reference	LDL-C	HbA1c	Lipid	Glycaemic	Cross domain	0.241015	0.241015		LDL-C|HbA1c
Pan-UKB	Genetic	Genetic reference	LDL-C	BMI	Lipid	Adiposity	Cross domain	0.0996092	0.0996092		LDL-C|BMI
Pan-UKB	Genetic	Genetic reference	LDL-C	CRP	Lipid	Inflammatory	Cross domain	0.190208	0.190208		LDL-C|CRP
Pan-UKB	Genetic	Genetic reference	HDL-C	TG	Lipid	Lipid	Within domain	-0.616063	0.616063		HDL-C|TG
Pan-UKB	Genetic	Genetic reference	HDL-C	HbA1c	Lipid	Glycaemic	Cross domain	-0.185438	0.185438		HDL-C|HbA1c
Pan-UKB	Genetic	Genetic reference	HDL-C	BMI	Lipid	Adiposity	Cross domain	-0.417602	0.417602		HDL-C|BMI
Pan-UKB	Genetic	Genetic reference	HDL-C	CRP	Lipid	Inflammatory	Cross domain	-0.346383	0.346383		HDL-C|CRP
Pan-UKB	Genetic	Genetic reference	TG	HbA1c	Lipid	Glycaemic	Cross domain	0.286135	0.286135		TG|HbA1c
Pan-UKB	Genetic	Genetic reference	TG	BMI	Lipid	Adiposity	Cross domain	0.344034	0.344034		TG|BMI
Pan-UKB	Genetic	Genetic reference	TG	CRP	Lipid	Inflammatory	Cross domain	0.356027	0.356027		TG|CRP
Pan-UKB	Genetic	Genetic reference	HbA1c	BMI	Glycaemic	Adiposity	Cross domain	0.288621	0.288621		HbA1c|BMI
Pan-UKB	Genetic	Genetic reference	HbA1c	CRP	Glycaemic	Inflammatory	Cross domain	0.257385	0.257385		HbA1c|CRP
Pan-UKB	Genetic	Genetic reference	BMI	CRP	Adiposity	Inflammatory	Cross domain	0.575762	0.575762		BMI|CRP
BBJ	Genetic	Genetic reference	SBP	DBP	Haemodynamic	Haemodynamic	Within domain	0.858931	0.858931		SBP|DBP
BBJ	Genetic	Genetic reference	SBP	LDL-C	Haemodynamic	Lipid	Cross domain	-0.190974	-0.190974		SBP|LDL-C
BBJ	Genetic	Genetic reference	SBP	HDL-C	Haemodynamic	Lipid	Cross domain	-0.121556	0.121556		SBP|HDL-C
BBJ	Genetic	Genetic reference	SBP	TG	Haemodynamic	Lipid	Cross domain	0.152683	0.152683		SBP|TG
BBJ	Genetic	Genetic reference	SBP	HbA1c	Haemodynamic	Glycaemic	Cross domain	0.0221788	0.0221788		SBP|HbA1c
BBJ	Genetic	Genetic reference	SBP	BMI	Haemodynamic	Adiposity	Cross domain	0.277882	0.277882		SBP|BMI
BBJ	Genetic	Genetic reference	SBP	CRP	Haemodynamic	Inflammatory	Cross domain	0.279799	0.279799		SBP|CRP
BBJ	Genetic	Genetic reference	DBP	LDL-C	Haemodynamic	Lipid	Cross domain	-0.100846	-0.100846		DBP|LDL-C
BBJ	Genetic	Genetic reference	DBP	HDL-C	Haemodynamic	Lipid	Cross domain	-0.034429	0.034429		DBP|HDL-C
BBJ	Genetic	Genetic reference	DBP	TG	Haemodynamic	Lipid	Cross domain	0.0786064	0.0786064		DBP|TG
BBJ	Genetic	Genetic reference	DBP	HbA1c	Haemodynamic	Glycaemic	Cross domain	-0.0512842	-0.0512842		DBP|HbA1c
BBJ	Genetic	Genetic reference	DBP	BMI	Haemodynamic	Adiposity	Cross domain	0.282925	0.282925		DBP|BMI
BBJ	Genetic	Genetic reference	DBP	CRP	Haemodynamic	Inflammatory	Cross domain	0.240483	0.240483		DBP|CRP
BBJ	Genetic	Genetic reference	LDL-C	HDL-C	Lipid	Lipid	Within domain	0.062343	-0.062343		LDL-C|HDL-C
BBJ	Genetic	Genetic reference	LDL-C	TG	Lipid	Lipid	Within domain	0.0150145	0.0150145		LDL-C|TG
BBJ	Genetic	Genetic reference	LDL-C	HbA1c	Lipid	Glycaemic	Cross domain	0.115067	0.115067		LDL-C|HbA1c
BBJ	Genetic	Genetic reference	LDL-C	BMI	Lipid	Adiposity	Cross domain	0.00959463	0.00959463		LDL-C|BMI
BBJ	Genetic	Genetic reference	LDL-C	CRP	Lipid	Inflammatory	Cross domain	0.0550339	0.0550339		LDL-C|CRP
BBJ	Genetic	Genetic reference	HDL-C	TG	Lipid	Lipid	Within domain	-0.613254	0.613254		HDL-C|TG
BBJ	Genetic	Genetic reference	HDL-C	HbA1c	Lipid	Glycaemic	Cross domain	-0.150768	0.150768		HDL-C|HbA1c
BBJ	Genetic	Genetic reference	HDL-C	BMI	Lipid	Adiposity	Cross domain	-0.273535	0.273535		HDL-C|BMI
BBJ	Genetic	Genetic reference	HDL-C	CRP	Lipid	Inflammatory	Cross domain	-0.323662	0.323662		HDL-C|CRP
BBJ	Genetic	Genetic reference	TG	HbA1c	Lipid	Glycaemic	Cross domain	0.169043	0.169043		TG|HbA1c
BBJ	Genetic	Genetic reference	TG	BMI	Lipid	Adiposity	Cross domain	0.286606	0.286606		TG|BMI
BBJ	Genetic	Genetic reference	TG	CRP	Lipid	Inflammatory	Cross domain	0.117857	0.117857		TG|CRP
BBJ	Genetic	Genetic reference	HbA1c	BMI	Glycaemic	Adiposity	Cross domain	0.0104863	0.0104863		HbA1c|BMI
BBJ	Genetic	Genetic reference	HbA1c	CRP	Glycaemic	Inflammatory	Cross domain	0.121192	0.121192		HbA1c|CRP
BBJ	Genetic	Genetic reference	BMI	CRP	Adiposity	Inflammatory	Cross domain	0.437262	0.437262		BMI|CRP
CHARLS	Clinical	Age 40-54 years	SBP	DBP	Haemodynamic	Haemodynamic	Within domain	0.824611	0.824611	3127	SBP|DBP
CHARLS	Clinical	Age 40-54 years	SBP	LDL-C	Haemodynamic	Lipid	Cross domain	0.0340587	0.0340587	3127	SBP|LDL-C
CHARLS	Clinical	Age 40-54 years	SBP	HDL-C	Haemodynamic	Lipid	Cross domain	-0.0912707	0.0912707	3127	SBP|HDL-C
CHARLS	Clinical	Age 40-54 years	SBP	TG	Haemodynamic	Lipid	Cross domain	0.142253	0.142253	3127	SBP|TG
CHARLS	Clinical	Age 40-54 years	SBP	HbA1c	Haemodynamic	Glycaemic	Cross domain	0.0510894	0.0510894	3127	SBP|HbA1c
CHARLS	Clinical	Age 40-54 years	SBP	BMI	Haemodynamic	Adiposity	Cross domain	0.215327	0.215327	3127	SBP|BMI
CHARLS	Clinical	Age 40-54 years	SBP	CRP	Haemodynamic	Inflammatory	Cross domain	0.119155	0.119155	3127	SBP|CRP
CHARLS	Clinical	Age 40-54 years	DBP	LDL-C	Haemodynamic	Lipid	Cross domain	0.0513336	0.0513336	3127	DBP|LDL-C
CHARLS	Clinical	Age 40-54 years	DBP	HDL-C	Haemodynamic	Lipid	Cross domain	-0.107294	0.107294	3127	DBP|HDL-C
CHARLS	Clinical	Age 40-54 years	DBP	TG	Haemodynamic	Lipid	Cross domain	0.163739	0.163739	3127	DBP|TG
CHARLS	Clinical	Age 40-54 years	DBP	HbA1c	Haemodynamic	Glycaemic	Cross domain	0.0479653	0.0479653	3127	DBP|HbA1c
CHARLS	Clinical	Age 40-54 years	DBP	BMI	Haemodynamic	Adiposity	Cross domain	0.245356	0.245356	3127	DBP|BMI
CHARLS	Clinical	Age 40-54 years	DBP	CRP	Haemodynamic	Inflammatory	Cross domain	0.149911	0.149911	3127	DBP|CRP
CHARLS	Clinical	Age 40-54 years	LDL-C	HDL-C	Lipid	Lipid	Within domain	0.114856	-0.114856	3127	LDL-C|HDL-C
CHARLS	Clinical	Age 40-54 years	LDL-C	TG	Lipid	Lipid	Within domain	-0.0518042	-0.0518042	3127	LDL-C|TG
CHARLS	Clinical	Age 40-54 years	LDL-C	HbA1c	Lipid	Glycaemic	Cross domain	0.117556	0.117556	3127	LDL-C|HbA1c
CHARLS	Clinical	Age 40-54 years	LDL-C	BMI	Lipid	Adiposity	Cross domain	0.0724537	0.0724537	3127	LDL-C|BMI
CHARLS	Clinical	Age 40-54 years	LDL-C	CRP	Lipid	Inflammatory	Cross domain	0.0566253	0.0566253	3127	LDL-C|CRP
CHARLS	Clinical	Age 40-54 years	HDL-C	TG	Lipid	Lipid	Within domain	-0.540346	0.540346	3127	HDL-C|TG
CHARLS	Clinical	Age 40-54 years	HDL-C	HbA1c	Lipid	Glycaemic	Cross domain	-0.0740415	0.0740415	3127	HDL-C|HbA1c
CHARLS	Clinical	Age 40-54 years	HDL-C	BMI	Lipid	Adiposity	Cross domain	-0.297682	0.297682	3127	HDL-C|BMI
CHARLS	Clinical	Age 40-54 years	HDL-C	CRP	Lipid	Inflammatory	Cross domain	-0.184673	0.184673	3127	HDL-C|CRP
CHARLS	Clinical	Age 40-54 years	TG	HbA1c	Lipid	Glycaemic	Cross domain	0.162004	0.162004	3127	TG|HbA1c
CHARLS	Clinical	Age 40-54 years	TG	BMI	Lipid	Adiposity	Cross domain	0.250248	0.250248	3127	TG|BMI
CHARLS	Clinical	Age 40-54 years	TG	CRP	Lipid	Inflammatory	Cross domain	0.153209	0.153209	3127	TG|CRP
CHARLS	Clinical	Age 40-54 years	HbA1c	BMI	Glycaemic	Adiposity	Cross domain	0.11432	0.11432	3127	HbA1c|BMI
CHARLS	Clinical	Age 40-54 years	HbA1c	CRP	Glycaemic	Inflammatory	Cross domain	0.14304	0.14304	3127	HbA1c|CRP
CHARLS	Clinical	Age 40-54 years	BMI	CRP	Adiposity	Inflammatory	Cross domain	0.249165	0.249165	3127	BMI|CRP
ELSA	Clinical	Age 40-54 years	SBP	DBP	Haemodynamic	Haemodynamic	Within domain	0.795926	0.795926	413	SBP|DBP
ELSA	Clinical	Age 40-54 years	SBP	LDL-C	Haemodynamic	Lipid	Cross domain	0.0882678	0.0882678	413	SBP|LDL-C
ELSA	Clinical	Age 40-54 years	SBP	HDL-C	Haemodynamic	Lipid	Cross domain	-0.0998091	0.0998091	413	SBP|HDL-C
ELSA	Clinical	Age 40-54 years	SBP	TG	Haemodynamic	Lipid	Cross domain	0.199236	0.199236	413	SBP|TG
ELSA	Clinical	Age 40-54 years	SBP	HbA1c	Haemodynamic	Glycaemic	Cross domain	0.124242	0.124242	413	SBP|HbA1c
ELSA	Clinical	Age 40-54 years	SBP	BMI	Haemodynamic	Adiposity	Cross domain	0.235084	0.235084	413	SBP|BMI
ELSA	Clinical	Age 40-54 years	SBP	CRP	Haemodynamic	Inflammatory	Cross domain	0.15153	0.15153	413	SBP|CRP
ELSA	Clinical	Age 40-54 years	DBP	LDL-C	Haemodynamic	Lipid	Cross domain	0.117174	0.117174	413	DBP|LDL-C
ELSA	Clinical	Age 40-54 years	DBP	HDL-C	Haemodynamic	Lipid	Cross domain	-0.105827	0.105827	413	DBP|HDL-C
ELSA	Clinical	Age 40-54 years	DBP	TG	Haemodynamic	Lipid	Cross domain	0.219728	0.219728	413	DBP|TG
ELSA	Clinical	Age 40-54 years	DBP	HbA1c	Haemodynamic	Glycaemic	Cross domain	0.0240412	0.0240412	413	DBP|HbA1c
ELSA	Clinical	Age 40-54 years	DBP	BMI	Haemodynamic	Adiposity	Cross domain	0.275866	0.275866	413	DBP|BMI
ELSA	Clinical	Age 40-54 years	DBP	CRP	Haemodynamic	Inflammatory	Cross domain	0.195166	0.195166	413	DBP|CRP
ELSA	Clinical	Age 40-54 years	LDL-C	HDL-C	Lipid	Lipid	Within domain	-0.148131	0.148131	413	LDL-C|HDL-C
ELSA	Clinical	Age 40-54 years	LDL-C	TG	Lipid	Lipid	Within domain	0.237665	0.237665	413	LDL-C|TG
ELSA	Clinical	Age 40-54 years	LDL-C	HbA1c	Lipid	Glycaemic	Cross domain	-0.0930601	-0.0930601	413	LDL-C|HbA1c
ELSA	Clinical	Age 40-54 years	LDL-C	BMI	Lipid	Adiposity	Cross domain	0.0872357	0.0872357	413	LDL-C|BMI
ELSA	Clinical	Age 40-54 years	LDL-C	CRP	Lipid	Inflammatory	Cross domain	0.160429	0.160429	413	LDL-C|CRP
ELSA	Clinical	Age 40-54 years	HDL-C	TG	Lipid	Lipid	Within domain	-0.570338	0.570338	413	HDL-C|TG
ELSA	Clinical	Age 40-54 years	HDL-C	HbA1c	Lipid	Glycaemic	Cross domain	-0.205871	0.205871	413	HDL-C|HbA1c
ELSA	Clinical	Age 40-54 years	HDL-C	BMI	Lipid	Adiposity	Cross domain	-0.368221	0.368221	413	HDL-C|BMI
ELSA	Clinical	Age 40-54 years	HDL-C	CRP	Lipid	Inflammatory	Cross domain	-0.251537	0.251537	413	HDL-C|CRP
ELSA	Clinical	Age 40-54 years	TG	HbA1c	Lipid	Glycaemic	Cross domain	0.188746	0.188746	413	TG|HbA1c
ELSA	Clinical	Age 40-54 years	TG	BMI	Lipid	Adiposity	Cross domain	0.313747	0.313747	413	TG|BMI
ELSA	Clinical	Age 40-54 years	TG	CRP	Lipid	Inflammatory	Cross domain	0.225529	0.225529	413	TG|CRP
ELSA	Clinical	Age 40-54 years	HbA1c	BMI	Glycaemic	Adiposity	Cross domain	0.265169	0.265169	413	HbA1c|BMI
ELSA	Clinical	Age 40-54 years	HbA1c	CRP	Glycaemic	Inflammatory	Cross domain	0.174711	0.174711	413	HbA1c|CRP
ELSA	Clinical	Age 40-54 years	BMI	CRP	Adiposity	Inflammatory	Cross domain	0.513531	0.513531	413	BMI|CRP
NHANES	Clinical	Age 40-54 years	SBP	DBP	Haemodynamic	Haemodynamic	Within domain	0.671384	0.671384	1104	SBP|DBP
NHANES	Clinical	Age 40-54 years	SBP	LDL-C	Haemodynamic	Lipid	Cross domain	0.0612414	0.0612414	1104	SBP|LDL-C
NHANES	Clinical	Age 40-54 years	SBP	HDL-C	Haemodynamic	Lipid	Cross domain	-0.0991383	0.0991383	1104	SBP|HDL-C
NHANES	Clinical	Age 40-54 years	SBP	TG	Haemodynamic	Lipid	Cross domain	0.159992	0.159992	1104	SBP|TG
NHANES	Clinical	Age 40-54 years	SBP	HbA1c	Haemodynamic	Glycaemic	Cross domain	0.195823	0.195823	1104	SBP|HbA1c
NHANES	Clinical	Age 40-54 years	SBP	BMI	Haemodynamic	Adiposity	Cross domain	0.267821	0.267821	1104	SBP|BMI
NHANES	Clinical	Age 40-54 years	SBP	CRP	Haemodynamic	Inflammatory	Cross domain	0.150103	0.150103	1104	SBP|CRP
NHANES	Clinical	Age 40-54 years	DBP	LDL-C	Haemodynamic	Lipid	Cross domain	0.0673466	0.0673466	1104	DBP|LDL-C
NHANES	Clinical	Age 40-54 years	DBP	HDL-C	Haemodynamic	Lipid	Cross domain	-0.122987	0.122987	1104	DBP|HDL-C
NHANES	Clinical	Age 40-54 years	DBP	TG	Haemodynamic	Lipid	Cross domain	0.149827	0.149827	1104	DBP|TG
NHANES	Clinical	Age 40-54 years	DBP	HbA1c	Haemodynamic	Glycaemic	Cross domain	0.118073	0.118073	1104	DBP|HbA1c
NHANES	Clinical	Age 40-54 years	DBP	BMI	Haemodynamic	Adiposity	Cross domain	0.190119	0.190119	1104	DBP|BMI
NHANES	Clinical	Age 40-54 years	DBP	CRP	Haemodynamic	Inflammatory	Cross domain	0.0621783	0.0621783	1104	DBP|CRP
NHANES	Clinical	Age 40-54 years	LDL-C	HDL-C	Lipid	Lipid	Within domain	-0.133363	0.133363	1104	LDL-C|HDL-C
NHANES	Clinical	Age 40-54 years	LDL-C	TG	Lipid	Lipid	Within domain	0.258592	0.258592	1104	LDL-C|TG
NHANES	Clinical	Age 40-54 years	LDL-C	HbA1c	Lipid	Glycaemic	Cross domain	0.0887201	0.0887201	1104	LDL-C|HbA1c
NHANES	Clinical	Age 40-54 years	LDL-C	BMI	Lipid	Adiposity	Cross domain	-0.00783222	-0.00783222	1104	LDL-C|BMI
NHANES	Clinical	Age 40-54 years	LDL-C	CRP	Lipid	Inflammatory	Cross domain	0.0682385	0.0682385	1104	LDL-C|CRP
NHANES	Clinical	Age 40-54 years	HDL-C	TG	Lipid	Lipid	Within domain	-0.490591	0.490591	1104	HDL-C|TG
NHANES	Clinical	Age 40-54 years	HDL-C	HbA1c	Lipid	Glycaemic	Cross domain	-0.173824	0.173824	1104	HDL-C|HbA1c
NHANES	Clinical	Age 40-54 years	HDL-C	BMI	Lipid	Adiposity	Cross domain	-0.225041	0.225041	1104	HDL-C|BMI
NHANES	Clinical	Age 40-54 years	HDL-C	CRP	Lipid	Inflammatory	Cross domain	-0.219441	0.219441	1104	HDL-C|CRP
NHANES	Clinical	Age 40-54 years	TG	HbA1c	Lipid	Glycaemic	Cross domain	0.202528	0.202528	1104	TG|HbA1c
NHANES	Clinical	Age 40-54 years	TG	BMI	Lipid	Adiposity	Cross domain	0.140705	0.140705	1104	TG|BMI
NHANES	Clinical	Age 40-54 years	TG	CRP	Lipid	Inflammatory	Cross domain	0.164924	0.164924	1104	TG|CRP
NHANES	Clinical	Age 40-54 years	HbA1c	BMI	Glycaemic	Adiposity	Cross domain	0.220543	0.220543	1104	HbA1c|BMI
NHANES	Clinical	Age 40-54 years	HbA1c	CRP	Glycaemic	Inflammatory	Cross domain	0.242542	0.242542	1104	HbA1c|CRP
NHANES	Clinical	Age 40-54 years	BMI	CRP	Adiposity	Inflammatory	Cross domain	0.559979	0.559979	1104	BMI|CRP
Extended Data Figure 2a: HDL reversed only for the adverse-oriented correlation.
Source: Figure_Data/Extended_Data_Figure_2_a.csv. Numeric cells retain source precision.

### Sheet: Panel b
indicator	observed_source_variable	adjusted_source_variable	calculator_reference_unit	transformation_before_standardisation	NHANES_reference_mean	NHANES_reference_sd	projection_loading_frozen	medication_adjustment_rule
SBP	SBP_mean	SBP_c	mmHg	identity	125.889	19.3284	0.392562	+10 mmHg if antihypertensive medication = Yes
DBP	DBP_mean	DBP_c	mmHg	identity	72.3086	11.8286	0.2875	+5 mmHg if antihypertensive medication = Yes
LDL	LBDLDL	LDL_c	mg/dL	identity	117.72	36.3156	0.352646	x1.3 if lipid-lowering medication = Yes
HDL	LBDHDD	HDL_c	mg/dL	identity	55.1046	17.3361	-0.413997	unchanged
lnTG	LBXTR	TG_log	mg/dL	natural log	4.53765	0.592184	0.629933	unchanged
HbA1c	LBXGH	HbA1c_c	NGSP %	identity	5.74265	1.08364	0.442657	+0.5 percentage points if glucose-lowering medication = Yes
BMI	BMXBMI	BMI_c	kg/m^2	identity	29.5624	7.13127	0.448779	unchanged
lnCRP	LBXHSCRP	CRP_log	mg/L	natural log	0.596453	1.23542	0.423349	unchanged
Extended Data Figure 2b: projection_loading_frozen contains the formal six-decimal coefficients; means and SDs are the fixed reference.
Source: Figure_Data/Extended_Data_Figure_2_b.csv. Numeric cells retain source precision.

### Sheet: Panel c
source	layer	sample_scope	biomarker	estimate	lower	upper	interval_available	source_role
BBJ	Genetic	Age-independent genetic reference	SBP	0.347401	0.163377	0.507257	True	standardized_loading_intervals
BBJ	Genetic	Age-independent genetic reference	DBP	0.325725	0.158077	0.460078	True	standardized_loading_intervals
BBJ	Genetic	Age-independent genetic reference	LDL-C	-0.0193356	-0.149654	0.0923103	True	standardized_loading_intervals
BBJ	Genetic	Age-independent genetic reference	HDL-C	-0.334447	-0.651281	-0.133718	True	standardized_loading_intervals
BBJ	Genetic	Age-independent genetic reference	TG	0.337419	0.142744	0.548943	True	standardized_loading_intervals
BBJ	Genetic	Age-independent genetic reference	HbA1c	0.0624918	-0.0520791	0.250419	True	standardized_loading_intervals
BBJ	Genetic	Age-independent genetic reference	BMI	0.826195	0.542509	1.82662	True	standardized_loading_intervals
BBJ	Genetic	Age-independent genetic reference	CRP	0.731851	0.225704	1.81653	True	standardized_loading_intervals
Pan-UKB	Genetic	Age-independent genetic reference	SBP	0.311583	0.266718	0.353588	True	standardized_loading_intervals
Pan-UKB	Genetic	Age-independent genetic reference	DBP	0.419898	0.374295	0.464842	True	standardized_loading_intervals
Pan-UKB	Genetic	Age-independent genetic reference	LDL-C	0.23829	0.186551	0.294542	True	standardized_loading_intervals
Pan-UKB	Genetic	Age-independent genetic reference	HDL-C	-0.517498	-0.584215	-0.458178	True	standardized_loading_intervals
Pan-UKB	Genetic	Age-independent genetic reference	TG	0.542353	0.451416	0.66212	True	standardized_loading_intervals
Pan-UKB	Genetic	Age-independent genetic reference	HbA1c	0.425562	0.369049	0.479054	True	standardized_loading_intervals
Pan-UKB	Genetic	Age-independent genetic reference	BMI	0.708578	0.645112	0.771096	True	standardized_loading_intervals
Pan-UKB	Genetic	Age-independent genetic reference	CRP	0.660147	0.595101	0.728334	True	standardized_loading_intervals
Extended Data Figure 2c: All saved limits retained, including values above one.
Source: Figure_Data/Extended_Data_Figure_2_c.csv. Numeric cells retain source precision.

### Sheet: Panel d
source	model	metric	value	sample_scope
Pan-UKB	Pure factor	CFI	0.487679	Genetic source population
Pan-UKB	Fixed local	CFI	0.963712	Genetic source population
BBJ	Pure factor	CFI	0.593426	Genetic source population
BBJ	Fixed local	CFI	0.990681	Genetic source population
NHANES	Pure factor	CFI	0.50418	Clinical ages 40–54 years
NHANES	Fixed local	CFI	0.944792	Clinical ages 40–54 years
CHARLS	Pure factor	CFI	0.693935	Clinical ages 40–54 years
CHARLS	Fixed local	CFI	0.966648	Clinical ages 40–54 years
ELSA	Pure factor	CFI	0.56125	Clinical ages 40–54 years
ELSA	Fixed local	CFI	0.949492	Clinical ages 40–54 years
Extended Data Figure 2d: Clinical robust CFI at ages 40–54; genetic CFI in original source populations. All estimates retained.
Source: Figure_Data/Extended_Data_Figure_2_d.csv. Numeric cells retain source precision.
