## Supplementary tables, figure source data and SAPA calculator for "A shared cardiovascular and cerebrovascular risk marker phenotype: physiological context and prognosis": Source_Data_Extended_Data_Figure_3.xlsx

### Sheet: Read me
Extended Data Figure 3 source data
Panel	Worksheet	Contents	Units and interpretation
Whole figure	Data	Marker and coordinate recovery	Mean, minimum and maximum across six panels in two cohorts. Range bars are not confidence intervals.
Each data sheet corresponds to the named panel. Empty cells preserve missing source values. Native estimates and interval endpoints retain the saved precision; display conversions are stated above.
One of the eight tests was withheld in turn and estimated from the other seven. “Reconstructed test” (grey open circles) shows the Pearson correlation between estimated and measured values of the withheld test. “Reconstructed SAPA” (purple circles) shows the correlation between the score using that estimate and the score using all eight measured values. TG and CRP use their natural-log scales and…
Estimates use the covariance from the fixed NHANES confirmatory factor model, including its loadings, residual variances and three local residual relationships. Supplementary Note 1 gives the reconstruction and scoring equations, eligibility criteria and input transformations. Fig. 1e shows the separate analysis in which the missing term was dropped from the score.

### Sheet: Data
indicator	target	mean	lower	upper
BMI	Masked assay	0.390315	0.309096	0.439965
DBP	Masked assay	0.620736	0.559737	0.738469
HbA1c	Masked assay	0.161362	0.128922	0.197114
HDL-C	Masked assay	0.455327	0.354328	0.533171
LDL-C	Masked assay	0.022665	-0.0624491	0.0845115
log CRP	Masked assay	0.36448	0.251206	0.425558
log TG	Masked assay	0.516327	0.469667	0.568679
SBP	Masked assay	0.599927	0.528036	0.712319
BMI	Complete SAPA coordinate	0.982043	0.979183	0.986293
DBP	Complete SAPA coordinate	0.988784	0.988084	0.990195
HbA1c	Complete SAPA coordinate	0.977503	0.960949	0.983075
HDL-C	Complete SAPA coordinate	0.970336	0.961623	0.982546
LDL-C	Complete SAPA coordinate	0.967148	0.959184	0.981457
log CRP	Complete SAPA coordinate	0.977611	0.975744	0.980368
log TG	Complete SAPA coordinate	0.949614	0.939757	0.962248
SBP	Complete SAPA coordinate	0.977095	0.974439	0.980112
