## Supplementary tables, figure source data and SAPA calculator for "A shared cardiovascular and cerebrovascular risk marker phenotype: physiological context and prognosis": Source_Data_Extended_Data_Figure_4.xlsx

### Sheet: Read me
Extended Data Figure 4 source data
Panel	Worksheet	Contents	Units and interpretation
Whole figure	Data	SAPA added to waist	Four paired percentage-point MSE improvements; background-conditioned denominators differ.
Each data sheet corresponds to the named panel. Empty cells preserve missing source values. Native estimates and interval endpoints retain the saved precision; display conversions are stated above.
Direct paired improvements when SAPA is added to waist in 1,465 NHANES 2015–2018 participants, using the same eligible population as the continuous MetS comparison in Fig. 3e. Filled circles retain the total-fat-conditioned background; open circles additionally include BMI. Background terms include age, sex, race/ethnicity and education under the original specification. Targets are visceral adipo…
Points show percentage-point differences in mean squared error (MSE) improvement relative to each specification's background MSE. Positive values favour adding SAPA. Bars are pointwise 95% t intervals with 30 degrees of freedom from 60 survey jackknife replicates, each repeating both reciprocal-cycle training directions. Their denominators depend on the conditioning specification. The imaging-fre…

### Sheet: Data
label	group	estimate	lower	upper	metric	n	multiplier	target
VAT | Total fat	Given total fat	5.51933	2.00382	9.03484	paired MSE gain (percentage points)	1465	100	VAT
VAT | Total fat + BMI	Also BMI	6.02529	2.20221	9.84836	paired MSE gain (percentage points)	1465	100	VAT
Leg fat | Total fat	Given total fat	6.39786	2.55643	10.2393	paired MSE gain (percentage points)	1465	100	Whole-leg fat
Leg fat | Total fat + BMI	Also BMI	7.3413	3.46348	11.2191	paired MSE gain (percentage points)	1465	100	Whole-leg fat
