## Supplementary tables, figure source data and SAPA calculator for "A shared cardiovascular and cerebrovascular risk marker phenotype: physiological context and prognosis": Source_Data_Extended_Data_Figure_5.xlsx

### Sheet: Read me
Extended Data Figure 5 source data
Panel	Worksheet	Contents	Units and interpretation
a,b	Panel a_b	All MR estimators	56 estimates: seven endpoints, two rules and four estimators.
Each data sheet corresponds to the named panel. Empty cells preserve missing source values. Native estimates and interval endpoints retain the saved precision; display conversions are stated above.
a,b, Broad and axis-consistent instrument rules, respectively. Each includes all seven retained vascular endpoints and four estimators: inverse-variance weighted multiplicative random effects (IVW; purple), weighted median (green), MR-Egger (coral) and robust adjusted profile score (RAPS; slate). Points and bars are odds ratios and 95% confidence intervals on the original genetic-factor scale. Da…
Outcome identifiers are MVP MI (GCST90475932), coronary atherosclerosis (GCST90475936), cerebral infarction (GCST90477991), stroke (GCST90476623), and FinnGen R12 MI (I9_MI_STRICT), coronary atherosclerosis (I9_CORATHER) and stroke excluding subarachnoid haemorrhage (SAH; I9_STR). MVP stroke is the survey disease-diagnosis endpoint CircStrk in the GIA European group (18,436 cases; 297,232 control…

### Sheet: Panel a_b
id.exposure	id.outcome	outcome	exposure	method	nsnp	b	se	pval	instrument_set	outcome_id	OR	OR_low	OR_high	Holm_main7
gSAPA_Broad	GCST90476623	Stroke	gSAPA_Broad	Inverse variance weighted (multiplicative random effects)	263	0.0928498	0.0167095	2.74921e-08	Broad	GCST90476623	1.0973	1.06194	1.13383	3.92731e-08
gSAPA_Broad	GCST90476623	Stroke	gSAPA_Broad	Weighted median	263	0.0966963	0.022645	1.95384e-05	Broad	GCST90476623	1.10153	1.0537	1.15152	5.86151e-05
gSAPA_Broad	GCST90476623	Stroke	gSAPA_Broad	MR Egger	263	-0.0100063	0.0423995	0.813617	Broad	GCST90476623	0.990044	0.911094	1.07583	1
gSAPA_Broad	GCST90476623	Stroke	gSAPA_Broad	Robust adjusted profile score (RAPS)	263	0.0954589	0.0174984	4.88915e-08	Broad	GCST90476623	1.10016	1.06307	1.13855	6.13263e-08
gSAPA_AxisConsistent	GCST90476623	Stroke	gSAPA_AxisConsistent	Inverse variance weighted (multiplicative random effects)	126	0.127413	0.027503	3.60916e-06	AxisConsistent	GCST90476623	1.13589	1.07628	1.1988	7.21833e-06
gSAPA_AxisConsistent	GCST90476623	Stroke	gSAPA_AxisConsistent	Weighted median	126	0.110236	0.0358051	0.00207859	AxisConsistent	GCST90476623	1.11654	1.04087	1.19771	0.00214406
gSAPA_AxisConsistent	GCST90476623	Stroke	gSAPA_AxisConsistent	MR Egger	126	-0.0851295	0.11497	0.460429	AxisConsistent	GCST90476623	0.918393	0.733101	1.15052	0.920857
gSAPA_AxisConsistent	GCST90476623	Stroke	gSAPA_AxisConsistent	Robust adjusted profile score (RAPS)	126	0.128312	0.0290549	1.0046e-05	AxisConsistent	GCST90476623	1.13691	1.07397	1.20353	2.00921e-05
gSAPA_Broad	GCST90477991	Cerebral infarction	gSAPA_Broad	Inverse variance weighted (multiplicative random effects)	263	0.10532	0.0150126	2.29173e-12	Broad	GCST90477991	1.11107	1.07885	1.14424	6.8752e-12
gSAPA_Broad	GCST90477991	Cerebral infarction	gSAPA_Broad	Weighted median	263	0.0548904	0.0209237	0.00870663	Broad	GCST90477991	1.05642	1.01398	1.10065	0.00870663
gSAPA_Broad	GCST90477991	Cerebral infarction	gSAPA_Broad	MR Egger	263	-0.0266447	0.0373375	0.476101	Broad	GCST90477991	0.973707	0.904995	1.04764	1
gSAPA_Broad	GCST90477991	Cerebral infarction	gSAPA_Broad	Robust adjusted profile score (RAPS)	263	0.104475	0.0157667	3.44161e-11	Broad	GCST90477991	1.11013	1.07635	1.14497	1.03248e-10
gSAPA_AxisConsistent	GCST90477991	Cerebral infarction	gSAPA_AxisConsistent	Inverse variance weighted (multiplicative random effects)	126	0.153228	0.024965	8.37158e-10	AxisConsistent	GCST90477991	1.16559	1.10993	1.22404	2.51147e-09
gSAPA_AxisConsistent	GCST90477991	Cerebral infarction	gSAPA_AxisConsistent	Weighted median	126	0.173191	0.0336489	2.64687e-07	AxisConsistent	GCST90477991	1.18909	1.1132	1.27016	1.32344e-06
gSAPA_AxisConsistent	GCST90477991	Cerebral infarction	gSAPA_AxisConsistent	MR Egger	126	-0.124916	0.103533	0.229908	AxisConsistent	GCST90477991	0.882571	0.720477	1.08113	0.877414
gSAPA_AxisConsistent	GCST90477991	Cerebral infarction	gSAPA_AxisConsistent	Robust adjusted profile score (RAPS)	126	0.16646	0.0256167	8.13475e-11	AxisConsistent	GCST90477991	1.18112	1.12328	1.24193	3.2539e-10
gSAPA_Broad	GCST90475936	Coronary atherosclerosis	gSAPA_Broad	Inverse variance weighted (multiplicative random effects)	263	0.269421	0.0134893	9.46911e-89	Broad	GCST90475936	1.30921	1.27505	1.34428	6.62838e-88
gSAPA_Broad	GCST90475936	Coronary atherosclerosis	gSAPA_Broad	Weighted median	263	0.263431	0.011821	5.15522e-110	Broad	GCST90475936	1.30139	1.27158	1.33189	3.60866e-109
gSAPA_Broad	GCST90475936	Coronary atherosclerosis	gSAPA_Broad	MR Egger	263	0.216329	0.0335327	5.35552e-10	Broad	GCST90475936	1.24151	1.16254	1.32585	3.74886e-09
gSAPA_Broad	GCST90475936	Coronary atherosclerosis	gSAPA_Broad	Robust adjusted profile score (RAPS)	263	0.264296	0.011014	3.03681e-127	Broad	GCST90475936	1.30251	1.2747	1.33094	2.12577e-126
gSAPA_AxisConsistent	GCST90475936	Coronary atherosclerosis	gSAPA_AxisConsistent	Inverse variance weighted (multiplicative random effects)	126	0.285792	0.0160023	2.4436e-71	AxisConsistent	GCST90475936	1.33082	1.28972	1.37322	1.71052e-70
gSAPA_AxisConsistent	GCST90475936	Coronary atherosclerosis	gSAPA_AxisConsistent	Weighted median	126	0.266554	0.0181778	1.10101e-48	AxisConsistent	GCST90475936	1.30546	1.25977	1.35281	7.70705e-48
gSAPA_AxisConsistent	GCST90475936	Coronary atherosclerosis	gSAPA_AxisConsistent	MR Egger	126	0.281742	0.0697981	9.42998e-05	AxisConsistent	GCST90475936	1.32544	1.15597	1.51975	0.000660099
gSAPA_AxisConsistent	GCST90475936	Coronary atherosclerosis	gSAPA_AxisConsistent	Robust adjusted profile score (RAPS)	126	0.279465	0.0159281	6.45169e-69	AxisConsistent	GCST90475936	1.32242	1.28177	1.36436	4.51618e-68
gSAPA_Broad	GCST90475932	Myocardial infarction	gSAPA_Broad	Inverse variance weighted (multiplicative random effects)	263	0.238747	0.0157459	6.26294e-52	Broad	GCST90475932	1.26966	1.23107	1.30945	3.75777e-51
gSAPA_Broad	GCST90475932	Myocardial infarction	gSAPA_Broad	Weighted median	263	0.235055	0.0185009	5.54528e-37	Broad	GCST90475932	1.26498	1.21993	1.31169	3.32717e-36
gSAPA_Broad	GCST90475932	Myocardial infarction	gSAPA_Broad	MR Egger	263	0.147787	0.0391987	0.000201776	Broad	GCST90475932	1.15927	1.07354	1.25184	0.00100888
gSAPA_Broad	GCST90475932	Myocardial infarction	gSAPA_Broad	Robust adjusted profile score (RAPS)	263	0.247888	0.014595	1.07175e-64	Broad	GCST90475932	1.28132	1.24518	1.3185	6.43049e-64
gSAPA_AxisConsistent	GCST90475932	Myocardial infarction	gSAPA_AxisConsistent	Inverse variance weighted (multiplicative random effects)	126	0.269109	0.0192747	2.66849e-44	AxisConsistent	GCST90475932	1.3088	1.26028	1.35919	1.60109e-43
gSAPA_AxisConsistent	GCST90475932	Myocardial infarction	gSAPA_AxisConsistent	Weighted median	126	0.295308	0.0268757	4.36867e-28	AxisConsistent	GCST90475932	1.34354	1.2746	1.41621	2.6212e-27
gSAPA_AxisConsistent	GCST90475932	Myocardial infarction	gSAPA_AxisConsistent	MR Egger	126	0.251079	0.0825831	0.00288383	AxisConsistent	GCST90475932	1.28541	1.09332	1.51126	0.017303
gSAPA_AxisConsistent	GCST90475932	Myocardial infarction	gSAPA_AxisConsistent	Robust adjusted profile score (RAPS)	126	0.276991	0.0209944	9.55486e-40	AxisConsistent	GCST90475932	1.31916	1.26597	1.37457	5.73292e-39
gSAPA_Broad	R12_I9_STR	Stroke excluding SAH	gSAPA_Broad	Inverse variance weighted (multiplicative random effects)	249	0.0726591	0.0129398	1.96365e-08	Broad	R12_I9_STR	1.07536	1.04843	1.10299	3.92731e-08
gSAPA_Broad	R12_I9_STR	Stroke excluding SAH	gSAPA_Broad	Weighted median	249	0.0649592	0.0169387	0.000125584	Broad	R12_I9_STR	1.06712	1.03227	1.10314	0.000251168
gSAPA_Broad	R12_I9_STR	Stroke excluding SAH	gSAPA_Broad	MR Egger	249	-0.00370247	0.0338202	0.912915	Broad	R12_I9_STR	0.996304	0.932403	1.06459	1
gSAPA_Broad	R12_I9_STR	Stroke excluding SAH	gSAPA_Broad	Robust adjusted profile score (RAPS)	249	0.0722817	0.0130529	3.06631e-08	Broad	R12_I9_STR	1.07496	1.04781	1.10281	6.13263e-08
gSAPA_AxisConsistent	R12_I9_STR	Stroke excluding SAH	gSAPA_AxisConsistent	Inverse variance weighted (multiplicative random effects)	119	0.0837641	0.0201367	3.18563e-05	AxisConsistent	R12_I9_STR	1.08737	1.04529	1.13115	3.18563e-05
gSAPA_AxisConsistent	R12_I9_STR	Stroke excluding SAH	gSAPA_AxisConsistent	Weighted median	119	0.0871064	0.0266306	0.00107203	AxisConsistent	R12_I9_STR	1.09101	1.03553	1.14947	0.00214406
gSAPA_AxisConsistent	R12_I9_STR	Stroke excluding SAH	gSAPA_AxisConsistent	MR Egger	119	0.109142	0.0883832	0.219354	AxisConsistent	R12_I9_STR	1.11532	0.937921	1.32627	0.877414
gSAPA_AxisConsistent	R12_I9_STR	Stroke excluding SAH	gSAPA_AxisConsistent	Robust adjusted profile score (RAPS)	119	0.0894822	0.0207033	1.54534e-05	AxisConsistent	R12_I9_STR	1.09361	1.05012	1.1389	2.00921e-05
gSAPA_Broad	R12_I9_CORATHER	Coronary atherosclerosis	gSAPA_Broad	Inverse variance weighted (multiplicative random effects)	249	0.178989	0.0147155	4.87277e-34	Broad	R12_I9_CORATHER	1.19601	1.16201	1.23101	2.43638e-33
gSAPA_Broad	R12_I9_CORATHER	Coronary atherosclerosis	gSAPA_Broad	Weighted median	249	0.162542	0.015994	2.90914e-24	Broad	R12_I9_CORATHER	1.1765	1.14019	1.21396	1.45457e-23
gSAPA_Broad	R12_I9_CORATHER	Coronary atherosclerosis	gSAPA_Broad	MR Egger	249	0.19021	0.0389747	1.9008e-06	Broad	R12_I9_CORATHER	1.2095	1.12055	1.30552	1.14048e-05
gSAPA_Broad	R12_I9_CORATHER	Coronary atherosclerosis	gSAPA_Broad	Robust adjusted profile score (RAPS)	249	0.178999	0.0138075	1.96071e-38	Broad	R12_I9_CORATHER	1.19602	1.16409	1.22883	9.80356e-38
gSAPA_AxisConsistent	R12_I9_CORATHER	Coronary atherosclerosis	gSAPA_AxisConsistent	Inverse variance weighted (multiplicative random effects)	119	0.142209	0.0197606	6.17333e-13	AxisConsistent	R12_I9_CORATHER	1.15282	1.10902	1.19834	3.08667e-12
gSAPA_AxisConsistent	R12_I9_CORATHER	Coronary atherosclerosis	gSAPA_AxisConsistent	Weighted median	119	0.109508	0.0240129	5.10658e-06	AxisConsistent	R12_I9_CORATHER	1.11573	1.06443	1.1695	2.04263e-05
gSAPA_AxisConsistent	R12_I9_CORATHER	Coronary atherosclerosis	gSAPA_AxisConsistent	MR Egger	119	0.13457	0.0867885	0.123709	AxisConsistent	R12_I9_CORATHER	1.14405	0.965089	1.35619	0.618545
gSAPA_AxisConsistent	R12_I9_CORATHER	Coronary atherosclerosis	gSAPA_AxisConsistent	Robust adjusted profile score (RAPS)	119	0.148084	0.020446	4.39824e-13	AxisConsistent	R12_I9_CORATHER	1.15961	1.11406	1.20702	2.19912e-12
gSAPA_Broad	R12_I9_MI_STRICT	Myocardial infarction	gSAPA_Broad	Inverse variance weighted (multiplicative random effects)	249	0.190816	0.0168049	7.02474e-30	Broad	R12_I9_MI_STRICT	1.21024	1.17102	1.25076	2.8099e-29
gSAPA_Broad	R12_I9_MI_STRICT	Myocardial infarction	gSAPA_Broad	Weighted median	249	0.183533	0.0210936	3.29355e-18	Broad	R12_I9_MI_STRICT	1.20145	1.15279	1.25217	1.31742e-17
gSAPA_Broad	R12_I9_MI_STRICT	Myocardial infarction	gSAPA_Broad	MR Egger	249	0.155203	0.0444538	0.000569178	Broad	R12_I9_MI_STRICT	1.16789	1.07044	1.27422	0.00227671
gSAPA_Broad	R12_I9_MI_STRICT	Myocardial infarction	gSAPA_Broad	Robust adjusted profile score (RAPS)	249	0.208453	0.0162245	8.8226e-38	Broad	R12_I9_MI_STRICT	1.23177	1.19322	1.27157	3.52904e-37
gSAPA_AxisConsistent	R12_I9_MI_STRICT	Myocardial infarction	gSAPA_AxisConsistent	Inverse variance weighted (multiplicative random effects)	119	0.16905	0.0253529	2.59575e-11	AxisConsistent	R12_I9_MI_STRICT	1.18418	1.12677	1.24451	1.0383e-10
gSAPA_AxisConsistent	R12_I9_MI_STRICT	Myocardial infarction	gSAPA_AxisConsistent	Weighted median	119	0.135475	0.0308168	1.10186e-05	AxisConsistent	R12_I9_MI_STRICT	1.14508	1.07796	1.21638	3.30557e-05
gSAPA_AxisConsistent	R12_I9_MI_STRICT	Myocardial infarction	gSAPA_AxisConsistent	MR Egger	119	0.0522544	0.110779	0.638021	AxisConsistent	R12_I9_MI_STRICT	1.05364	0.848001	1.30916	0.920857
gSAPA_AxisConsistent	R12_I9_MI_STRICT	Myocardial infarction	gSAPA_AxisConsistent	Robust adjusted profile score (RAPS)	119	0.162466	0.0264807	8.50238e-10	AxisConsistent	R12_I9_MI_STRICT	1.17641	1.11691	1.23908	2.55071e-09
