## Supplementary tables, figure source data and SAPA calculator for "A shared cardiovascular and cerebrovascular risk marker phenotype: physiological context and prognosis": Source_Data_Extended_Data_Figure_6.xlsx

### Sheet: Read me
Extended Data Figure 6 source data
Panel	Worksheet	Contents	Units and interpretation
a	Panel a	Body-marker estimates a	Fixed-reference marker SD per 10% higher body measure.
b	Panel b	Body-marker estimates b	Fixed-reference marker SD per 10% higher body measure.
c	Panel c	Body-marker estimates c	Fixed-reference marker SD per 10% higher body measure.
d	Panel d	Body-marker estimates d	Fixed-reference marker SD per 10% higher body measure.
e	Panel e	Body-marker estimates e	Fixed-reference marker SD per 10% higher body measure.
f	Panel f	Body-marker estimates f	Fixed-reference marker SD per 10% higher body measure.
Each data sheet corresponds to the named panel. Empty cells preserve missing source values. Native estimates and interval endpoints retain the saved precision; display conversions are stated above.
a–c, NHANES 2001–2004 (n = 3,242, ages 20–79). d–f, NHANES 1999–2000 (n = 1,513). Columns show total fat, trunk-to-leg fat ratio and non-bone lean mass. Within each panel, filled and open circles give the modelled associations at ages 40 and 70, respectively, for all eight constituent markers. Points show differences in fixed-reference marker SD per 10% higher body measure, holding the other two …
Sex-specific models include age, height, the three log-body measures and linear age interactions; cycle terms apply in 2001–2004. The two sexes are averaged equally. Bars are pointwise 95% intervals from five official DXA imputations and 399 survey-design resamples per imputation, using Rubin pooling and Barnard–Rubin degrees of freedom. The periods are estimated separately. Triglycerides and CRP…

### Sheet: Panel a
category	variant	population	metric	target	contrast	estimate	se	lower	upper	df	p	within_var	between_var	imputation_var_fraction	p_Holm_primary	study_period
mean	DXA	all	logFat	SBP	age40	0.010653	0.00761077	-0.00501633	0.0263224	25.1679	0.173799	5.36045e-05	3.59937e-06	0.0745678	NA	2001-2004
mean	DXA	all	logFat	DBP	age40	0.0246773	0.00866857	0.00658714	0.0427675	19.8656	0.0100129	6.21718e-05	1.08103e-05	0.172634	NA	2001-2004
mean	DXA	all	logFat	LDL	age40	0.0307138	0.00740546	0.0153532	0.0460745	21.934	0.000423096	4.74309e-05	6.17489e-06	0.135116	NA	2001-2004
mean	DXA	all	logFat	HDL	age40	-0.0324657	0.00522486	-0.0431956	-0.0217358	26.5059	1.30772e-06	2.60418e-05	1.0478e-06	0.0460584	NA	2001-2004
mean	DXA	all	logFat	lnTG	age40	0.0278316	0.00571024	0.0161226	0.0395406	27.3718	4.13396e-05	3.18021e-05	6.70589e-07	0.0246791	NA	2001-2004
mean	DXA	all	logFat	HbA1c	age40	0.00432069	0.00488284	-0.0057387	0.0143801	24.8543	0.384706	2.19159e-05	1.60519e-06	0.080791	NA	2001-2004
mean	DXA	all	logFat	BMI	age40	0.120341	0.00164115	0.116942	0.12374	22.4928	2.8324e-28	2.35672e-06	2.8055e-07	0.124995	NA	2001-2004
mean	DXA	all	logFat	lnCRP	age40	0.112791	0.0100741	0.0921461	0.133436	27.7303	8.49444e-12	0.000100008	1.23219e-06	0.0145697	NA	2001-2004
mean	DXA	all	logFat	SBP	age70	0.00183063	0.0168744	-0.032972	0.0366333	24.3221	0.914501	0.000258806	2.16159e-05	0.0910957	NA	2001-2004
mean	DXA	all	logFat	DBP	age70	0.00220424	0.0208295	-0.0404648	0.0448733	27.9762	0.916478	0.00043085	2.51642e-06	0.00695994	NA	2001-2004
mean	DXA	all	logFat	LDL	age70	0.010238	0.0140511	-0.0186118	0.0390879	26.6195	0.472592	0.00018886	7.14561e-06	0.0434307	NA	2001-2004
mean	DXA	all	logFat	HDL	age70	-0.0186151	0.0115032	-0.0422013	0.00497121	27.4081	0.117062	0.000129189	2.6131e-06	0.0236972	NA	2001-2004
mean	DXA	all	logFat	lnTG	age70	0.0221989	0.00998712	0.00169028	0.0427075	26.5376	0.0349521	9.52212e-05	3.76777e-06	0.04533	NA	2001-2004
mean	DXA	all	logFat	HbA1c	age70	0.00869784	0.00987345	-0.0115685	0.0289642	26.7819	0.386192	9.36253e-05	3.21647e-06	0.0395934	NA	2001-2004
mean	DXA	all	logFat	BMI	age70	0.131817	0.00358179	0.124458	0.139177	26.2132	4.25318e-24	1.21538e-05	5.6284e-07	0.0526459	NA	2001-2004
mean	DXA	all	logFat	lnCRP	age70	0.0858626	0.0142757	0.0566048	0.11512	27.6771	1.84314e-06	0.000200507	2.74057e-06	0.0161372	NA	2001-2004

### Sheet: Panel b
category	variant	population	metric	target	contrast	estimate	se	lower	upper	df	p	within_var	between_var	imputation_var_fraction	p_Holm_primary	study_period
mean	DXA	all	logRatio	SBP	age40	0.0159163	0.00614844	0.00330644	0.0285262	27.2613	0.0152711	3.67595e-05	8.69821e-07	0.027611	NA	2001-2004
mean	DXA	all	logRatio	DBP	age40	0.0185137	0.00760916	0.00288415	0.0341432	26.3937	0.0220407	5.50847e-05	2.34553e-06	0.0486126	NA	2001-2004
mean	DXA	all	logRatio	LDL	age40	0.0391675	0.00794625	0.0228065	0.0555284	25.1412	4.41424e-05	5.84007e-05	3.95186e-06	0.0751031	NA	2001-2004
mean	DXA	all	logRatio	HDL	age40	-0.0722806	0.0070725	-0.0868602	-0.057701	24.55	2.51226e-10	4.56826e-05	3.61473e-06	0.0867185	NA	2001-2004
mean	DXA	all	logRatio	lnTG	age40	0.115405	0.00658748	0.10186	0.12895	25.8327	7.43965e-16	4.07532e-05	2.20149e-06	0.0608778	NA	2001-2004
mean	DXA	all	logRatio	HbA1c	age40	0.0289768	0.0059762	0.0167216	0.041232	27.3322	4.44199e-05	3.47957e-05	7.65991e-07	0.0257368	NA	2001-2004
mean	DXA	all	logRatio	BMI	age40	-0.0109371	0.00218822	-0.0154595	-0.0064147	23.4011	4.47081e-05	4.26938e-06	4.32438e-07	0.108374	NA	2001-2004
mean	DXA	all	logRatio	lnCRP	age40	0.027694	0.00704918	0.0130895	0.0422984	22.3875	0.000698987	4.33849e-05	5.25505e-06	0.126906	NA	2001-2004
mean	DXA	all	logRatio	SBP	age70	0.0396336	0.0151063	0.00837646	0.0708907	22.9026	0.0152136	0.000201379	2.23505e-05	0.117531	NA	2001-2004
mean	DXA	all	logRatio	DBP	age70	-0.00467472	0.0142085	-0.0338265	0.024477	27.0349	0.744685	0.000195138	5.62014e-06	0.0334064	NA	2001-2004
mean	DXA	all	logRatio	LDL	age70	0.00874725	0.0136372	-0.0194357	0.0369302	23.4155	0.527474	0.000165867	1.67541e-05	0.108107	NA	2001-2004
mean	DXA	all	logRatio	HDL	age70	-0.0718975	0.0115381	-0.0955918	-0.0482033	26.5233	1.24597e-06	0.00012705	5.06534e-06	0.0456581	NA	2001-2004
mean	DXA	all	logRatio	lnTG	age70	0.098963	0.0104872	0.0773828	0.120543	25.4344	8.64446e-10	0.000102375	6.33958e-06	0.0691703	NA	2001-2004
mean	DXA	all	logRatio	HbA1c	age70	0.0439172	0.00942182	0.0245475	0.0632868	25.9233	8.27373e-05	8.35379e-05	4.36066e-06	0.0589473	NA	2001-2004
mean	DXA	all	logRatio	BMI	age70	-0.0112264	0.00211657	-0.0155785	-0.00687433	25.8257	1.53997e-05	4.20647e-06	2.27823e-07	0.061026	NA	2001-2004
mean	DXA	all	logRatio	lnCRP	age70	0.041535	0.0148295	0.0111185	0.0719515	27.2132	0.00926898	0.000213567	5.28991e-06	0.0288653	NA	2001-2004

### Sheet: Panel c
category	variant	population	metric	target	contrast	estimate	se	lower	upper	df	p	within_var	between_var	imputation_var_fraction	p_Holm_primary	study_period
mean	DXA	all	logLean	SBP	age40	0.0695183	0.0205034	0.0273821	0.111654	26.1162	0.00222815	0.000397361	1.91897e-05	0.0547769	NA	2001-2004
mean	DXA	all	logLean	DBP	age40	0.0170287	0.02117	-0.0269348	0.0609922	21.498	0.429984	0.000384086	5.3404e-05	0.142992	NA	2001-2004
mean	DXA	all	logLean	LDL	age40	-0.043995	0.0216257	-0.0884435	0.000453459	26.0461	0.0522128	0.00044134	2.19433e-05	0.0563044	NA	2001-2004
mean	DXA	all	logLean	HDL	age40	-0.042908	0.0133688	-0.0703926	-0.0154234	25.9105	0.00352793	0.000168141	8.82052e-06	0.0592229	NA	2001-2004
mean	DXA	all	logLean	lnTG	age40	-0.00992536	0.0173591	-0.0454949	0.0256442	27.8077	0.572072	0.000297647	3.07511e-06	0.0122458	NA	2001-2004
mean	DXA	all	logLean	HbA1c	age40	0.0495663	0.0120128	0.0248227	0.0743099	24.9442	0.000359441	0.000132903	9.5027e-06	0.0790209	NA	2001-2004
mean	DXA	all	logLean	BMI	age40	0.29653	0.0084832	0.279145	0.313915	27.713	1.826e-24	7.08793e-05	9.04454e-07	0.0150816	NA	2001-2004
mean	DXA	all	logLean	lnCRP	age40	-0.0332895	0.0194058	-0.073209	0.00663003	25.6015	0.0983457	0.000351835	2.06267e-05	0.0657274	NA	2001-2004
mean	DXA	all	logLean	SBP	age70	-0.0379712	0.04335	-0.127123	0.0511811	25.733	0.389177	0.00176087	9.86309e-05	0.0629819	NA	2001-2004
mean	DXA	all	logLean	DBP	age70	0.0101142	0.0518153	-0.0960142	0.116243	28.0612	0.846645	0.00267365	9.30784e-06	0.0041602	NA	2001-2004
mean	DXA	all	logLean	LDL	age70	-0.0133489	0.032957	-0.0809561	0.0542582	27.128	0.688623	0.00105243	2.811e-05	0.0310561	NA	2001-2004
mean	DXA	all	logLean	HDL	age70	-0.0858409	0.0233124	-0.133638	-0.0380436	27.4387	0.00100092	0.000531041	1.03553e-05	0.0228651	NA	2001-2004
mean	DXA	all	logLean	lnTG	age70	-0.0243205	0.0281441	-0.0820858	0.0334447	26.8171	0.395173	0.000761395	2.55773e-05	0.0387492	NA	2001-2004
mean	DXA	all	logLean	HbA1c	age70	0.0436513	0.018868	0.00485017	0.0824524	25.7633	0.0289416	0.000333807	1.84958e-05	0.0623452	NA	2001-2004
mean	DXA	all	logLean	BMI	age70	0.280416	0.0100488	0.259813	0.30102	27.4252	1.12786e-21	9.86322e-05	1.95511e-06	0.0232341	NA	2001-2004
mean	DXA	all	logLean	lnCRP	age70	-0.0383386	0.0225977	-0.0847248	0.00804762	26.759	0.101383	0.000490158	1.70822e-05	0.0401416	NA	2001-2004

### Sheet: Panel d
category	variant	population	metric	target	contrast	estimate	se	lower	upper	df	p	within_var	between_var	imputation_var_fraction	p_Holm_primary	study_period
mean	DXA	all	logFat	SBP	age40	0.0124771	0.00870088	-0.00650717	0.0314613	11.85	0.177429	7.29162e-05	2.32425e-06	0.0368416	NA	1999-2000
mean	DXA	all	logFat	DBP	age40	0.0258353	0.0136336	-0.00398493	0.0556554	11.5961	0.0832922	0.000175942	8.27704e-06	0.0534363	NA	1999-2000
mean	DXA	all	logFat	LDL	age40	0.0491859	0.0115636	0.0229579	0.0754138	8.84658	0.00221616	0.000105898	2.3182e-05	0.208041	NA	1999-2000
mean	DXA	all	logFat	HDL	age40	-0.0225945	0.0104076	-0.0455662	0.000377226	10.7517	0.0532401	9.70848e-05	9.36152e-06	0.103711	NA	1999-2000
mean	DXA	all	logFat	lnTG	age40	0.0376012	0.00902511	0.0175141	0.0576882	10.0819	0.00189568	6.99781e-05	9.56205e-06	0.140873	NA	1999-2000
mean	DXA	all	logFat	HbA1c	age40	-0.0119977	0.0109123	-0.0360507	0.0120554	10.869	0.295321	0.000107523	9.62852e-06	0.0970313	NA	1999-2000
mean	DXA	all	logFat	BMI	age40	0.116307	0.00302457	0.109332	0.123281	8.00263	2.28438e-10	6.8139e-06	1.94512e-06	0.255152	NA	1999-2000
mean	DXA	all	logFat	lnCRP	age40	0.112241	0.0123017	0.0853262	0.139156	11.5673	1.26078e-06	0.00014297	6.96834e-06	0.055256	NA	1999-2000
mean	DXA	all	logFat	SBP	age70	0.0392021	0.0277976	-0.0213028	0.099707	12.1098	0.183626	0.000758296	1.20079e-05	0.0186481	NA	1999-2000
mean	DXA	all	logFat	DBP	age70	0.055938	0.0220314	0.00776714	0.104109	11.6326	0.0265182	0.000460576	2.06711e-05	0.0511049	NA	1999-2000
mean	DXA	all	logFat	LDL	age70	0.0490862	0.0223593	-0.000127905	0.0983003	10.9971	0.050502	0.000455122	3.73477e-05	0.0896454	NA	1999-2000
mean	DXA	all	logFat	HDL	age70	-0.0208032	0.0224471	-0.0696884	0.0280819	12.0508	0.372236	0.000492324	9.6223e-06	0.0229161	NA	1999-2000
mean	DXA	all	logFat	lnTG	age70	0.00757516	0.0181844	-0.0320497	0.0472	11.9875	0.684351	0.000321612	7.54884e-06	0.0273946	NA	1999-2000
mean	DXA	all	logFat	HbA1c	age70	-0.0342265	0.0205885	-0.08005	0.011597	10.0819	0.127162	0.000364171	4.97617e-05	0.140873	NA	1999-2000
mean	DXA	all	logFat	BMI	age70	0.141471	0.00506008	0.130242	0.1527	10.3091	4.65968e-11	2.23165e-05	2.73996e-06	0.128413	NA	1999-2000
mean	DXA	all	logFat	lnCRP	age70	0.117529	0.0198553	0.0740822	0.160977	11.5532	8.21663e-05	0.000372099	1.84452e-05	0.056145	NA	1999-2000

### Sheet: Panel e
category	variant	population	metric	target	contrast	estimate	se	lower	upper	df	p	within_var	between_var	imputation_var_fraction	p_Holm_primary	study_period
mean	DXA	all	logRatio	SBP	age40	0.00992426	0.00849981	-0.00886691	0.0287154	10.6145	0.268532	6.41953e-05	6.70954e-06	0.111444	NA	1999-2000
mean	DXA	all	logRatio	DBP	age40	0.00826816	0.0150819	-0.0249082	0.0414445	11.051	0.594443	0.000207786	1.6398e-05	0.0865091	NA	1999-2000
mean	DXA	all	logRatio	LDL	age40	0.0390616	0.00970448	0.0175145	0.0606087	10.2664	0.00229388	8.18622e-05	1.02623e-05	0.130762	NA	1999-2000
mean	DXA	all	logRatio	HDL	age40	-0.0619482	0.0104022	-0.0853646	-0.0385319	9.2998	0.000187752	8.83682e-05	1.6532e-05	0.183338	NA	1999-2000
mean	DXA	all	logRatio	lnTG	age40	0.0858727	0.0139809	0.0551111	0.116634	11.03	7.20331e-05	0.000178318	1.42906e-05	0.0877321	NA	1999-2000
mean	DXA	all	logRatio	HbA1c	age40	0.039275	0.010319	0.0166096	0.0619404	11.1883	0.0028267	9.81304e-05	6.95932e-06	0.0784284	NA	1999-2000
mean	DXA	all	logRatio	BMI	age40	-0.00494108	0.00245121	-0.011509	0.0016268	4.4011	0.10762	2.97499e-06	2.52785e-06	0.504862	NA	1999-2000
mean	DXA	all	logRatio	lnCRP	age40	0.0363441	0.019258	-0.00561901	0.0783072	11.9908	0.0835683	0.000360797	8.39429e-06	0.0271609	NA	1999-2000
mean	DXA	all	logRatio	SBP	age70	0.0205953	0.0196816	-0.0221813	0.063372	12.2736	0.315534	0.000384922	2.03441e-06	0.00630234	NA	1999-2000
mean	DXA	all	logRatio	DBP	age70	-0.00051577	0.0289491	-0.064025	0.0629935	11.3023	0.986096	0.000778047	5.00043e-05	0.0716007	NA	1999-2000
mean	DXA	all	logRatio	LDL	age70	-0.0172109	0.0188144	-0.0588915	0.0244698	10.4442	0.380947	0.000311171	3.5676e-05	0.120942	NA	1999-2000
mean	DXA	all	logRatio	HDL	age70	-0.0530353	0.0220153	-0.101446	-0.00462492	11.0844	0.0345181	0.000443692	3.4151e-05	0.0845542	NA	1999-2000
mean	DXA	all	logRatio	lnTG	age70	0.0877924	0.0179169	0.0487344	0.12685	11.9436	0.000371009	0.000311237	8.14732e-06	0.0304559	NA	1999-2000
mean	DXA	all	logRatio	HbA1c	age70	0.0893258	0.0195867	0.0466757	0.131976	12.0654	0.000645191	0.000375249	6.99133e-06	0.0218685	NA	1999-2000
mean	DXA	all	logRatio	BMI	age70	-0.0115436	0.00407933	-0.0208246	-0.00226256	8.67521	0.0204469	1.30222e-05	3.01565e-06	0.217462	NA	1999-2000
mean	DXA	all	logRatio	lnCRP	age70	0.0316782	0.0192659	-0.010513	0.0738693	11.4741	0.127218	0.000348499	1.88961e-05	0.0610908	NA	1999-2000

### Sheet: Panel f
category	variant	population	metric	target	contrast	estimate	se	lower	upper	df	p	within_var	between_var	imputation_var_fraction	p_Holm_primary	study_period
mean	DXA	all	logLean	SBP	age40	0.0912765	0.0252715	0.0361943	0.146359	11.9601	0.00358587	0.000619929	1.55987e-05	0.0293096	NA	1999-2000
mean	DXA	all	logLean	DBP	age40	0.0256918	0.0306754	-0.0414716	0.0928552	11.4945	0.419364	0.000884687	4.69102e-05	0.059823	NA	1999-2000
mean	DXA	all	logLean	LDL	age40	-0.109796	0.0290811	-0.174742	-0.0448504	9.83357	0.00373802	0.000715139	0.000108811	0.154395	NA	1999-2000
mean	DXA	all	logLean	HDL	age40	-0.0449875	0.0290095	-0.108883	0.0189083	10.9351	0.149395	0.000763096	6.53809e-05	0.0932288	NA	1999-2000
mean	DXA	all	logLean	lnTG	age40	-0.0063537	0.0280441	-0.0681192	0.0554118	10.9407	0.824943	0.000713404	6.08901e-05	0.0929063	NA	1999-2000
mean	DXA	all	logLean	HbA1c	age40	0.12105	0.0330589	0.0483616	0.193739	11.0919	0.00369365	0.00100096	7.66067e-05	0.0841144	NA	1999-2000
mean	DXA	all	logLean	BMI	age40	0.277263	0.0110604	0.252824	0.301703	10.6579	8.06916e-11	0.000108998	1.11129e-05	0.109009	NA	1999-2000
mean	DXA	all	logLean	lnCRP	age40	-0.0309907	0.022994	-0.0816198	0.0196383	10.9652	0.204917	0.00048035	4.03112e-05	0.091491	NA	1999-2000
mean	DXA	all	logLean	SBP	age70	-0.0463129	0.0475777	-0.150036	0.0574105	11.9371	0.349659	0.00219369	5.82857e-05	0.0308985	NA	1999-2000
mean	DXA	all	logLean	DBP	age70	-0.0373877	0.0520824	-0.151009	0.076233	11.8653	0.486739	0.00261545	8.09369e-05	0.0358052	NA	1999-2000
mean	DXA	all	logLean	LDL	age70	-0.0507172	0.0593972	-0.181324	0.0798901	11.087	0.411249	0.00323026	0.000248138	0.0844	NA	1999-2000
mean	DXA	all	logLean	HDL	age70	-0.120595	0.0526964	-0.235314	-0.00587517	12.0913	0.0408914	0.00272139	4.62676e-05	0.0199939	NA	1999-2000
mean	DXA	all	logLean	lnTG	age70	0.0365549	0.0344915	-0.0386484	0.111758	11.9246	0.310221	0.00115188	3.14885e-05	0.031762	NA	1999-2000
mean	DXA	all	logLean	HbA1c	age70	0.191912	0.0572859	0.0661864	0.317637	11.2642	0.00627654	0.00303916	0.000202089	0.0738972	NA	1999-2000
mean	DXA	all	logLean	BMI	age70	0.251549	0.0114749	0.226204	0.276895	10.6896	3.13646e-10	0.000117554	1.17652e-05	0.107222	NA	1999-2000
mean	DXA	all	logLean	lnCRP	age70	-0.0552742	0.0465452	-0.156723	0.0461751	11.9618	0.258063	0.00210322	5.27001e-05	0.0291906	NA	1999-2000
