## Supplementary tables, figure source data and SAPA calculator for "A shared cardiovascular and cerebrovascular risk marker phenotype: physiological context and prognosis": Source_Data_Extended_Data_Figure_7.xlsx

### Sheet: Read me
Extended Data Figure 7 source data
Panel	Worksheet	Contents	Units and interpretation
a	Panel a	Body decomposition a	Primary versus measured-body-composition subsets.
b	Panel b	Body decomposition b	Primary versus measured-body-composition subsets.
c	Panel c	Body decomposition c	Primary versus measured-body-composition subsets.
d	Panel d	Body decomposition d	Primary versus measured-body-composition subsets.
Each data sheet corresponds to the named panel. Empty cells preserve missing source values. Native estimates and interval endpoints retain the saved precision; display conversions are stated above.
a,b, Age differences in cross-marker variation B in NHANES 2001–2004 and 1999–2000. c,d, Corresponding results after removing BMI cross-terms while retaining all other fixed weights. Filled circles represent the primary samples (n = 2,081 and 986); open circles represent the verified measured-body-composition subsets (n = 1,676 and 769). Every contrast compares ages 60–79 with 40–59.
The overall difference is partitioned into body-to-marker relationships, body-distribution differences and remaining covariance, using the definitions in Supplementary Note 8. Bars are pointwise 95% intervals with five official DXA imputations, 399 survey-design resamples per imputation, Rubin pooling and Barnard–Rubin degrees of freedom. Restricting to measured values also changes the population…

### Sheet: Panel a
category	variant	population	metric	target	contrast	estimate	se	lower	upper	df	p	within_var	between_var	imputation_var_fraction	p_Holm_primary	study_period
structure	DXA	all	B	adjusted	delta	-0.427864	0.0832851	-0.598417	-0.257312	28.1818	1.87174e-05	0.0069364	0	0	NA	2001-2004
structure	DXA	all	B	residual	delta	0.0125234	0.0418037	-0.0731909	0.0982378	27.4078	0.766759	0.00170612	3.45238e-05	0.0237067	NA	2001-2004
structure	DXA	all	B	mapping	delta	-0.296971	0.0641933	-0.428523	-0.165419	27.7298	7.86085e-05	0.00406067	5.00878e-05	0.0145859	NA	2001-2004
structure	DXA	all	B	distribution	delta	-0.143417	0.0323421	-0.209751	-0.0770832	27.2342	0.000136866	0.00101639	2.46858e-05	0.02832	NA	2001-2004
structure	DXA_verified_measured	all	B	adjusted	delta	-0.240404	0.0908632	-0.426475	-0.0543331	28.1818	0.0131826	0.00825613	0	0	NA	2001-2004
structure	DXA_verified_measured	all	B	residual	delta	0.0266567	0.0510265	-0.077836	0.131149	28.1818	0.605469	0.0026037	0	0	NA	2001-2004
structure	DXA_verified_measured	all	B	mapping	delta	-0.195667	0.0575263	-0.31347	-0.0778634	28.1818	0.00202383	0.00330928	0	0	NA	2001-2004
structure	DXA_verified_measured	all	B	distribution	delta	-0.071394	0.0330669	-0.139109	-0.00367914	28.1818	0.0395043	0.00109342	0	0	NA	2001-2004

### Sheet: Panel b
category	variant	population	metric	target	contrast	estimate	se	lower	upper	df	p	within_var	between_var	imputation_var_fraction	p_Holm_primary	study_period
structure	DXA	all	B	adjusted	delta	-0.306826	0.147372	-0.626908	0.0132565	12.3529	0.0587645	0.0217186	0	0	NA	1999-2000
structure	DXA	all	B	residual	delta	-0.0278986	0.0771347	-0.195921	0.140124	12.0257	0.723861	0.00580278	0.000122489	0.0247046	NA	1999-2000
structure	DXA	all	B	mapping	delta	-0.100575	0.105895	-0.331031	0.129882	12.1279	0.360781	0.0110196	0.000161887	0.0173236	NA	1999-2000
structure	DXA	all	B	distribution	delta	-0.178353	0.0591813	-0.307064	-0.0496413	12.1995	0.0106134	0.00346045	3.49817e-05	0.0119854	NA	1999-2000
structure	DXA_verified_measured	all	B	adjusted	delta	-0.151985	0.184486	-0.552676	0.248705	12.3529	0.425656	0.0340351	0	0	NA	1999-2000
structure	DXA_verified_measured	all	B	residual	delta	-0.0400156	0.0952006	-0.246785	0.166753	12.3529	0.681464	0.00906316	0	0	NA	1999-2000
structure	DXA_verified_measured	all	B	mapping	delta	-0.00362379	0.104558	-0.230716	0.223469	12.3529	0.972906	0.0109324	0	0	NA	1999-2000
structure	DXA_verified_measured	all	B	distribution	delta	-0.108346	0.0561453	-0.23029	0.0135977	12.3529	0.0769238	0.0031523	0	0	NA	1999-2000

### Sheet: Panel c
category	variant	population	metric	target	contrast	estimate	se	lower	upper	df	p	within_var	between_var	imputation_var_fraction	p_Holm_primary	study_period
structure	DXA	all	B_without_BMI	adjusted	delta	-0.207643	0.0578704	-0.32615	-0.0891351	28.1818	0.00124444	0.00334898	0	0	NA	2001-2004
structure	DXA	all	B_without_BMI	residual	delta	0.0187597	0.0433613	-0.07018	0.107699	27.1977	0.66869	0.00182517	4.58568e-05	0.0292672	NA	2001-2004
structure	DXA	all	B_without_BMI	mapping	delta	-0.172622	0.0397476	-0.254173	-0.0910708	27.0299	0.000177339	0.0015269	4.4145e-05	0.0335305	NA	2001-2004
structure	DXA	all	B_without_BMI	distribution	delta	-0.0537804	0.0177789	-0.0903055	-0.0172554	26.2971	0.0054978	0.000300039	1.33771e-05	0.0507845	NA	2001-2004
structure	DXA_verified_measured	all	B_without_BMI	adjusted	delta	-0.107358	0.0708475	-0.252441	0.037724	28.1818	0.140822	0.00501937	0	0	NA	2001-2004
structure	DXA_verified_measured	all	B_without_BMI	residual	delta	0.0296344	0.0512392	-0.0752938	0.134563	28.1818	0.567619	0.00262545	0	0	NA	2001-2004
structure	DXA_verified_measured	all	B_without_BMI	mapping	delta	-0.11125	0.0389694	-0.191052	-0.031448	28.1818	0.00799137	0.00151862	0	0	NA	2001-2004
structure	DXA_verified_measured	all	B_without_BMI	distribution	delta	-0.0257427	0.0190986	-0.0648531	0.0133677	28.1818	0.188433	0.000364758	0	0	NA	2001-2004

### Sheet: Panel d
category	variant	population	metric	target	contrast	estimate	se	lower	upper	df	p	within_var	between_var	imputation_var_fraction	p_Holm_primary	study_period
structure	DXA	all	B_without_BMI	adjusted	delta	-0.175453	0.110336	-0.415095	0.0641886	12.3529	0.13705	0.012174	0	0	NA	1999-2000
structure	DXA	all	B_without_BMI	residual	delta	-0.0190017	0.0774053	-0.187682	0.149679	11.9816	0.810237	0.00582497	0.000138849	0.0278088	NA	1999-2000
structure	DXA	all	B_without_BMI	mapping	delta	-0.0766771	0.0569977	-0.201737	0.0483831	11.2892	0.204939	0.00301356	0.000195984	0.0723915	NA	1999-2000
structure	DXA	all	B_without_BMI	distribution	delta	-0.0797742	0.0312444	-0.147747	-0.0118017	12.1666	0.0250875	0.000962099	1.17629e-05	0.0144594	NA	1999-2000
structure	DXA_verified_measured	all	B_without_BMI	adjusted	delta	-0.133731	0.148411	-0.45607	0.188608	12.3529	0.384776	0.0220259	0	0	NA	1999-2000
structure	DXA_verified_measured	all	B_without_BMI	residual	delta	-0.0437171	0.0945871	-0.249154	0.161719	12.3529	0.65198	0.00894673	0	0	NA	1999-2000
structure	DXA_verified_measured	all	B_without_BMI	mapping	delta	-0.0369752	0.0661599	-0.18067	0.106719	12.3529	0.586236	0.00437713	0	0	NA	1999-2000
structure	DXA_verified_measured	all	B_without_BMI	distribution	delta	-0.0530385	0.0360507	-0.131338	0.025261	12.3529	0.166242	0.00129965	0	0	NA	1999-2000
