## Supplementary tables, figure source data and SAPA calculator for "A shared cardiovascular and cerebrovascular risk marker phenotype: physiological context and prognosis": Source_Data_Extended_Data_Figure_8.xlsx

### Sheet: Read me
Extended Data Figure 8 source data
Panel	Worksheet	Contents	Units and interpretation
a	Panel a	Matched body comparison a	Matched-person estimates or paired DXA-minus-BMI/waist differences.
b	Panel b	Matched body comparison b	Matched-person estimates or paired DXA-minus-BMI/waist differences.
c	Panel c	Matched body comparison c	Matched-person estimates or paired DXA-minus-BMI/waist differences.
d	Panel d	Matched body comparison d	Matched-person estimates or paired DXA-minus-BMI/waist differences.
Each data sheet corresponds to the named panel. Empty cells preserve missing source values. Native estimates and interval endpoints retain the saved precision; display conversions are stated above.
a,b, Body-related and remaining components of the older-minus-middle-aged B contrast using DXA (filled circles) or BMI/waist (open circles) in exactly the same people: n = 2,057 in 2001–2004 and n = 978 in 1999–2000. Each includes the full eight-marker definition and the version with BMI cross-terms removed. c,d, Direct paired DXA-minus-BMI/waist differences for the body-related, relationship, di…
All age contrasts compare ages 60–79 with 40–59. Within age, sex and cycle cells, identical adjustment for age and height precedes weighted unpenalised projection; matrices are averaged equally across sex and cycle cells. Bars are pointwise 95% intervals with five imputations and 399 survey-design resamples, Rubin pooling and Barnard–Rubin degrees of freedom. Direct paired contrasts preserve cova…

### Sheet: Panel a
category	variant	population	metric	target	contrast	estimate	se	lower	upper	df	p	within_var	between_var	imputation_var_fraction	p_Holm_primary	study_period
structure	DXA_waist_common	all	B	fitted	delta	-0.43556	0.0731379	-0.585403	-0.285717	27.8886	2.09628e-06	0.005297	4.34543e-05	0.00974831	NA	2001-2004
structure	DXA_waist_common	all	B_without_BMI	fitted	delta	-0.225921	0.0422621	-0.312647	-0.139195	26.9254	1.21478e-05	0.00172157	5.37596e-05	0.036119	NA	2001-2004
structure	DXA_waist_common	all	B	residual	delta	0.020191	0.0428804	-0.0677572	0.108139	27.2327	0.641485	0.00178659	4.34543e-05	0.0283593	NA	2001-2004
structure	DXA_waist_common	all	B_without_BMI	residual	delta	0.0262966	0.0444339	-0.0648641	0.117457	27.0641	0.558887	0.00190986	5.37596e-05	0.0326745	NA	2001-2004
structure	BMI_Waist_common	all	B	fitted	delta	-0.424219	0.0677822	-0.563024	-0.285414	28.1818	8.8978e-07	0.00459443	0	0	NA	2001-2004
structure	BMI_Waist_common	all	B_without_BMI	fitted	delta	-0.206895	0.0347759	-0.278109	-0.13568	28.1818	2.04518e-06	0.00120937	0	0	NA	2001-2004
structure	BMI_Waist_common	all	B	residual	delta	0.00885003	0.0414626	-0.0760575	0.0937576	28.1818	0.832516	0.00171914	0	0	NA	2001-2004
structure	BMI_Waist_common	all	B_without_BMI	residual	delta	0.00726998	0.0424752	-0.0797112	0.0942511	28.1818	0.865322	0.00180414	0	0	NA	2001-2004

### Sheet: Panel b
category	variant	population	metric	target	contrast	estimate	se	lower	upper	df	p	within_var	between_var	imputation_var_fraction	p_Holm_primary	study_period
structure	DXA_waist_common	all	B	fitted	delta	-0.278442	0.111059	-0.520046	-0.0368388	12.1693	0.0273111	0.0121582	0.000146548	0.0142579	NA	1999-2000
structure	DXA_waist_common	all	B_without_BMI	fitted	delta	-0.155202	0.0597999	-0.286031	-0.0243725	11.572	0.0240219	0.0033795	0.000163775	0.0549577	NA	1999-2000
structure	DXA_waist_common	all	B	residual	delta	-0.0194993	0.0785001	-0.190582	0.151583	11.9712	0.808036	0.0059864	0.000146548	0.0285379	NA	1999-2000
structure	DXA_waist_common	all	B_without_BMI	residual	delta	-0.0115317	0.0789736	-0.183715	0.160652	11.9283	0.886345	0.0060403	0.000163775	0.0315113	NA	1999-2000
structure	BMI_Waist_common	all	B	fitted	delta	-0.287802	0.121739	-0.552212	-0.0233929	12.3529	0.0352362	0.0148205	0	0	NA	1999-2000
structure	BMI_Waist_common	all	B_without_BMI	fitted	delta	-0.161109	0.065982	-0.304418	-0.0178012	12.3529	0.0305423	0.00435363	0	0	NA	1999-2000
structure	BMI_Waist_common	all	B	residual	delta	-0.0101393	0.072846	-0.168356	0.148077	12.3529	0.891545	0.00530654	0	0	NA	1999-2000
structure	BMI_Waist_common	all	B_without_BMI	residual	delta	-0.00562412	0.0726078	-0.163323	0.152075	12.3529	0.939499	0.0052719	0	0	NA	1999-2000

### Sheet: Panel c
comparison	metric	target	estimate	se	lower	upper	df	study_period
DXA minus BMI/waist, identical participants	B	fitted	-0.011341	0.0229368	-0.0586909	0.036009	23.8984	2001-2004
DXA minus BMI/waist, identical participants	B	mapping	0.037475	0.0284118	-0.021144	0.096094	24.1556	2001-2004
DXA minus BMI/waist, identical participants	B	distribution	-0.048816	0.0228782	-0.0957899	-0.00184199	26.6163	2001-2004
DXA minus BMI/waist, identical participants	B	residual	0.011341	0.0229368	-0.036009	0.0586909	23.8984	2001-2004
DXA minus BMI/waist, identical participants	B	fitted	0.00936	0.0361187	-0.0709117	0.0896317	10.1928	1999-2000
DXA minus BMI/waist, identical participants	B	mapping	0.0935529	0.0590811	-0.0357036	0.222809	11.5722	1999-2000
DXA minus BMI/waist, identical participants	B	distribution	-0.0841929	0.0393304	-0.169899	0.00151337	11.984	1999-2000
DXA minus BMI/waist, identical participants	B	residual	-0.00936	0.0361187	-0.0896317	0.0709117	10.1928	1999-2000

### Sheet: Panel d
comparison	metric	target	estimate	se	lower	upper	df	study_period
DXA minus BMI/waist, identical participants	B_without_BMI	fitted	-0.0190266	0.0237021	-0.0680523	0.0299991	23.0501	2001-2004
DXA minus BMI/waist, identical participants	B_without_BMI	mapping	0.00269837	0.0248337	-0.0486728	0.0540695	23.0108	2001-2004
DXA minus BMI/waist, identical participants	B_without_BMI	distribution	-0.021725	0.0147651	-0.0520838	0.00863384	25.849	2001-2004
DXA minus BMI/waist, identical participants	B_without_BMI	residual	0.0190266	0.0237021	-0.0299991	0.0680523	23.0501	2001-2004
DXA minus BMI/waist, identical participants	B_without_BMI	fitted	0.00590754	0.0368138	-0.076112	0.0879271	10.006	1999-2000
DXA minus BMI/waist, identical participants	B_without_BMI	mapping	0.0510375	0.0505911	-0.0605179	0.162593	10.8367	1999-2000
DXA minus BMI/waist, identical participants	B_without_BMI	distribution	-0.0451299	0.0257976	-0.101302	0.0110423	12.0697	1999-2000
DXA minus BMI/waist, identical participants	B_without_BMI	residual	-0.00590754	0.0368138	-0.0879271	0.076112	10.006	1999-2000
