## Supplementary tables, figure source data and SAPA calculator for "A shared cardiovascular and cerebrovascular risk marker phenotype: physiological context and prognosis": Source_Data_Extended_Data_Figure_9.xlsx

### Sheet: Read me
Extended Data Figure 9 source data
Panel	Worksheet	Contents	Units and interpretation
a	Panel a	PC1 variance share	Correlation-spectrum measures standardize markers within population.
b	Panel b	Entropy effective rank	Correlation-spectrum measures standardize markers within population.
c	Panel c	Restricted-population contrasts	Correlation-spectrum measures standardize markers within population.
d	Panel d	Paired ELSA contrasts	Correlation-spectrum measures standardize markers within population.
Each data sheet corresponds to the named panel. Empty cells preserve missing source values. Native estimates and interval endpoints retain the saved precision; display conversions are stated above.
a,b, First principal component (PC1) variance share and entropy effective rank of the weighted eight-marker correlation matrix in NHANES, ELSA and CHARLS at ages 40–54, 55–70 and >70 years. Lines connect cross-sectional age strata; source-specific sample counts are supplied in Source Data. c, Older-minus-younger differences (>70 minus 40–54 years) in disease-free and medication-minimal ELSA and C…
The correlation-spectrum analysis standardises markers within each analysis population. NHANES blood pressure follows the repeated-reading rule in Supplementary Note 1, with n = 1,017, 1,286 and 644 in ascending age strata. PC1 variance share describes concentration in the leading direction of that correlation matrix; entropy effective rank describes how its eigenvalue mass is distributed. Fig. 6…

### Sheet: Panel a
cohort	age_group	age_label	age_role	track	geometry	weighting	n	effective_weight_n	pc1_variance_share	normalized_spectral_gap	entropy_effective_rank	participation_effective_rank	pc2_cumulative_variance_share	pc3_cumulative_variance_share	components_for_80pct	components_for_90pct	absolute_cosine_shl_pc1	absolute_cosine_equal_pc1	frozen_shl_direction_variance_share	shl_to_pc1_variance_ratio
NHANES	age40_54	40-54	Primary	Observed	Within-stratum correlation	Weighted	1017	494.966	0.32441	0.155163	6.452	5.38245	0.493657	0.646535	5	6	0.964531	0.964762	0.311008	0.958691
NHANES	age55_70	55-70	Primary	Observed	Within-stratum correlation	Weighted	1286	492.616	0.265183	0.0948071	7.04082	6.27874	0.435559	0.581012	5	7	0.968175	0.928224	0.256694	0.96799
NHANES	age_gt70	>70	Primary	Observed	Within-stratum correlation	Weighted	644	373.815	0.252842	0.0778682	7.21786	6.53202	0.427816	0.567035	6	7	0.853768	0.783914	0.228225	0.902638
ELSA	age40_54	40-54	Primary	Observed	Within-stratum correlation	Weighted	358	301.321	0.333395	0.151053	6.24361	5.17681	0.515738	0.654373	5	6	0.962894	0.969613	0.317572	0.952539
ELSA	age55_70	55-70	Primary	Observed	Within-stratum correlation	Weighted	2928	2317.6	0.289226	0.0869687	6.65184	5.71835	0.491483	0.634405	5	6	0.942952	0.91336	0.269232	0.930871
ELSA	age_gt70	>70	Primary	Observed	Within-stratum correlation	Weighted	1432	1207.33	0.24715	0.0400447	7.00517	6.26223	0.454256	0.593965	5	7	0.847149	0.765337	0.228702	0.925353
CHARLS	age40_54	40-54	Primary	Observed	Within-stratum correlation	Weighted	3127	1254.62	0.284748	0.103069	6.63551	5.82373	0.466427	0.608913	5	6	0.886895	0.906155	0.254404	0.893435
CHARLS	age55_70	55-70	Primary	Observed	Within-stratum correlation	Weighted	4394	1479.55	0.272851	0.0808525	6.84068	6.03318	0.464849	0.59769	5	6	0.929892	0.927063	0.254161	0.931502
CHARLS	age_gt70	>70	Primary	Observed	Within-stratum correlation	Weighted	1039	601.186	0.26448	0.087719	7.00902	6.25825	0.441241	0.58482	5	7	0.926129	0.9292	0.246677	0.932684

### Sheet: Panel b
cohort	age_group	age_label	age_role	track	geometry	weighting	n	effective_weight_n	pc1_variance_share	normalized_spectral_gap	entropy_effective_rank	participation_effective_rank	pc2_cumulative_variance_share	pc3_cumulative_variance_share	components_for_80pct	components_for_90pct	absolute_cosine_shl_pc1	absolute_cosine_equal_pc1	frozen_shl_direction_variance_share	shl_to_pc1_variance_ratio
NHANES	age40_54	40-54	Primary	Observed	Within-stratum correlation	Weighted	1017	494.966	0.32441	0.155163	6.452	5.38245	0.493657	0.646535	5	6	0.964531	0.964762	0.311008	0.958691
NHANES	age55_70	55-70	Primary	Observed	Within-stratum correlation	Weighted	1286	492.616	0.265183	0.0948071	7.04082	6.27874	0.435559	0.581012	5	7	0.968175	0.928224	0.256694	0.96799
NHANES	age_gt70	>70	Primary	Observed	Within-stratum correlation	Weighted	644	373.815	0.252842	0.0778682	7.21786	6.53202	0.427816	0.567035	6	7	0.853768	0.783914	0.228225	0.902638
ELSA	age40_54	40-54	Primary	Observed	Within-stratum correlation	Weighted	358	301.321	0.333395	0.151053	6.24361	5.17681	0.515738	0.654373	5	6	0.962894	0.969613	0.317572	0.952539
ELSA	age55_70	55-70	Primary	Observed	Within-stratum correlation	Weighted	2928	2317.6	0.289226	0.0869687	6.65184	5.71835	0.491483	0.634405	5	6	0.942952	0.91336	0.269232	0.930871
ELSA	age_gt70	>70	Primary	Observed	Within-stratum correlation	Weighted	1432	1207.33	0.24715	0.0400447	7.00517	6.26223	0.454256	0.593965	5	7	0.847149	0.765337	0.228702	0.925353
CHARLS	age40_54	40-54	Primary	Observed	Within-stratum correlation	Weighted	3127	1254.62	0.284748	0.103069	6.63551	5.82373	0.466427	0.608913	5	6	0.886895	0.906155	0.254404	0.893435
CHARLS	age55_70	55-70	Primary	Observed	Within-stratum correlation	Weighted	4394	1479.55	0.272851	0.0808525	6.84068	6.03318	0.464849	0.59769	5	6	0.929892	0.927063	0.254161	0.931502
CHARLS	age_gt70	>70	Primary	Observed	Within-stratum correlation	Weighted	1039	601.186	0.26448	0.087719	7.00902	6.25825	0.441241	0.58482	5	7	0.926129	0.9292	0.246677	0.932684

### Sheet: Panel c
cohort	subset	contrast	high_age_label	low_age_label	metric	point_difference	bootstrap_median	ci_lower	ci_upper	finite_bootstrap_replicates	restriction	row_label	metric_label
ELSA	DiseaseFree	age_gt70_minus_age40_54	>70	40-54	pc1_variance_share	-0.0878921	-0.0876972	-0.127196	-0.053484	500	Disease-free	ELSA / Disease-free	PC1 share
ELSA	DiseaseFree	age_gt70_minus_age40_54	>70	40-54	entropy_effective_rank	0.765163	0.79251	0.55752	1.09641	500	Disease-free	ELSA / Disease-free	Entropy rank
ELSA	MedicationMinimal	age_gt70_minus_age40_54	>70	40-54	pc1_variance_share	-0.090183	-0.0890833	-0.124248	-0.0492628	500	Medication-minimal	ELSA / Medication-minimal	PC1 share
ELSA	MedicationMinimal	age_gt70_minus_age40_54	>70	40-54	entropy_effective_rank	0.774781	0.797714	0.502889	1.09105	500	Medication-minimal	ELSA / Medication-minimal	Entropy rank
CHARLS	DiseaseFree	age_gt70_minus_age40_54	>70	40-54	pc1_variance_share	-0.0184414	-0.0169905	-0.0517587	0.017571	500	Disease-free	CHARLS / Disease-free	PC1 share
CHARLS	DiseaseFree	age_gt70_minus_age40_54	>70	40-54	entropy_effective_rank	0.382113	0.355235	0.158757	0.553512	500	Disease-free	CHARLS / Disease-free	Entropy rank
CHARLS	MedicationMinimal	age_gt70_minus_age40_54	>70	40-54	pc1_variance_share	-0.0249355	-0.0270419	-0.0607771	0.0103141	500	Medication-minimal	CHARLS / Medication-minimal	PC1 share
CHARLS	MedicationMinimal	age_gt70_minus_age40_54	>70	40-54	entropy_effective_rank	0.38142	0.373051	0.162166	0.584472	500	Medication-minimal	CHARLS / Medication-minimal	Entropy rank

### Sheet: Panel d
transformation	weighting	contrast	metric	point_difference	bootstrap_median	ci_lower	ci_upper	finite_bootstrap_replicates	specification	metric_label
Raw	SampleWeight	Wave8_minus_Wave2	pc1_variance_share	-0.0247038	-0.0245087	-0.05147	0.00124918	500	Raw / sample weight	PC1 share
Raw	SampleWeight	Wave8_minus_Wave2	entropy_effective_rank	0.233468	0.234489	0.0596367	0.422376	500	Raw / sample weight	Entropy rank
Raw	RetentionUntrimmed	Wave8_minus_Wave2	pc1_variance_share	-0.00979836	-0.00939392	-0.0300332	0.0136886	500	Raw / retention IPW	PC1 share
Raw	RetentionUntrimmed	Wave8_minus_Wave2	entropy_effective_rank	0.167167	0.161965	-0.0110602	0.322679	500	Raw / retention IPW	Entropy rank
RankNormal	SampleWeight	Wave8_minus_Wave2	pc1_variance_share	-0.0274279	-0.0272578	-0.0495402	-0.00120022	500	Rank-normal / sample weight	PC1 share
RankNormal	SampleWeight	Wave8_minus_Wave2	entropy_effective_rank	0.227093	0.2258	0.0553826	0.408421	500	Rank-normal / sample weight	Entropy rank
RankNormal	RetentionUntrimmed	Wave8_minus_Wave2	pc1_variance_share	-0.00947308	-0.0090637	-0.0305238	0.0131891	500	Rank-normal / retention IPW	PC1 share
RankNormal	RetentionUntrimmed	Wave8_minus_Wave2	entropy_effective_rank	0.119151	0.120764	-0.055094	0.283106	500	Rank-normal / retention IPW	Entropy rank
