## Supplementary tables, figure source data and SAPA calculator for "A shared cardiovascular and cerebrovascular risk marker phenotype: physiological context and prognosis": Source_Data_Figure_1.xlsx

### Sheet: Panel b
source	layer	sample_scope	biomarker	estimate	lower	upper	interval_available	source_role	marker
BBJ	Genetic	Age-independent genetic reference	SBP	0.347401	0.163377	0.507257	True	standardized_loading_intervals	SBP
BBJ	Genetic	Age-independent genetic reference	DBP	0.325725	0.158077	0.460078	True	standardized_loading_intervals	DBP
BBJ	Genetic	Age-independent genetic reference	LDL-C	-0.0193356	-0.149654	0.0923103	True	standardized_loading_intervals	LDL-C
BBJ	Genetic	Age-independent genetic reference	HDL-C	-0.334447	-0.651281	-0.133718	True	standardized_loading_intervals	HDL-C
BBJ	Genetic	Age-independent genetic reference	TG	0.337419	0.142744	0.548943	True	standardized_loading_intervals	TG
BBJ	Genetic	Age-independent genetic reference	HbA1c	0.0624918	-0.0520791	0.250419	True	standardized_loading_intervals	HbA1c
BBJ	Genetic	Age-independent genetic reference	BMI	0.826195	0.542509	1.82662	True	standardized_loading_intervals	BMI
BBJ	Genetic	Age-independent genetic reference	CRP	0.731851	0.225704	1.81653	True	standardized_loading_intervals	CRP
Pan-UKB	Genetic	Age-independent genetic reference	SBP	0.311583	0.266718	0.353588	True	standardized_loading_intervals	SBP
Pan-UKB	Genetic	Age-independent genetic reference	DBP	0.419898	0.374295	0.464842	True	standardized_loading_intervals	DBP
Pan-UKB	Genetic	Age-independent genetic reference	LDL-C	0.23829	0.186551	0.294542	True	standardized_loading_intervals	LDL-C
Pan-UKB	Genetic	Age-independent genetic reference	HDL-C	-0.517498	-0.584215	-0.458178	True	standardized_loading_intervals	HDL-C
Pan-UKB	Genetic	Age-independent genetic reference	TG	0.542353	0.451416	0.66212	True	standardized_loading_intervals	TG
Pan-UKB	Genetic	Age-independent genetic reference	HbA1c	0.425562	0.369049	0.479054	True	standardized_loading_intervals	HbA1c
Pan-UKB	Genetic	Age-independent genetic reference	BMI	0.708578	0.645112	0.771096	True	standardized_loading_intervals	BMI
Pan-UKB	Genetic	Age-independent genetic reference	CRP	0.660147	0.595101	0.728334	True	standardized_loading_intervals	CRP
CHARLS	Clinical	Age 40-54 years	SBP	0.289557			False	clinical_age_loadings	SBP
CHARLS	Clinical	Age 40-54 years	DBP	0.336449			False	clinical_age_loadings	DBP
CHARLS	Clinical	Age 40-54 years	LDL-C	0.0793456			False	clinical_age_loadings	LDL-C
CHARLS	Clinical	Age 40-54 years	HDL-C	-0.395025			False	clinical_age_loadings	HDL-C
CHARLS	Clinical	Age 40-54 years	TG	0.36269			False	clinical_age_loadings	TG
CHARLS	Clinical	Age 40-54 years	HbA1c	0.208785			False	clinical_age_loadings	HbA1c
CHARLS	Clinical	Age 40-54 years	BMI	0.711465			False	clinical_age_loadings	BMI
CHARLS	Clinical	Age 40-54 years	CRP	0.47724			False	clinical_age_loadings	CRP
ELSA	Clinical	Age 40-54 years	SBP	0.324269			False	clinical_age_loadings	SBP
ELSA	Clinical	Age 40-54 years	DBP	0.352027			False	clinical_age_loadings	DBP
ELSA	Clinical	Age 40-54 years	LDL-C	0.201297			False	clinical_age_loadings	LDL-C
ELSA	Clinical	Age 40-54 years	HDL-C	-0.513729			False	clinical_age_loadings	HDL-C
ELSA	Clinical	Age 40-54 years	TG	0.500937			False	clinical_age_loadings	TG
ELSA	Clinical	Age 40-54 years	HbA1c	0.340094			False	clinical_age_loadings	HbA1c
ELSA	Clinical	Age 40-54 years	BMI	0.695494			False	clinical_age_loadings	BMI
ELSA	Clinical	Age 40-54 years	CRP	0.505423			False	clinical_age_loadings	CRP
NHANES	Clinical	Age 40-54 years; D BP handling	SBP	0.396167			False	clinical_age_loadings	SBP
NHANES	Clinical	Age 40-54 years; D BP handling	DBP	0.28933			False	clinical_age_loadings	DBP
NHANES	Clinical	Age 40-54 years; D BP handling	LDL-C	0.218688			False	clinical_age_loadings	LDL-C
NHANES	Clinical	Age 40-54 years; D BP handling	HDL-C	-0.406267			False	clinical_age_loadings	HDL-C
NHANES	Clinical	Age 40-54 years; D BP handling	TG	0.426035			False	clinical_age_loadings	TG
NHANES	Clinical	Age 40-54 years; D BP handling	HbA1c	0.478149			False	clinical_age_loadings	HbA1c
NHANES	Clinical	Age 40-54 years; D BP handling	BMI	0.4685			False	clinical_age_loadings	BMI
NHANES	Clinical	Age 40-54 years; D BP handling	CRP	0.445556			False	clinical_age_loadings	CRP
Figure 1b: Standardised factor loadings. Clinical age range 40–54 years.
Source: Figure_Data/Figure_1_b.csv. Numeric cells retain source precision.

### Sheet: Panel c
label	estimate	lower	upper	unit	interval	multiplier	endpoint_identity	group
NHANES	0.976602	0.943317	0.986698	Tucker congruence	500 participant-bootstrap percentile interval	1		NHANES
CHARLS	0.9764	0.955	0.9848	Tucker congruence	saved 500-bootstrap interval	1		CHARLS
ELSA	0.9944	0.9518	0.9959	Tucker congruence	saved 500-bootstrap interval	1		ELSA
Figure 1c: Tucker congruence with participant-bootstrap 95% intervals.
Source: Figure_Data/Figure_1_c.csv. Numeric cells retain source precision.

### Sheet: Panel d
transition	value
Wave 2-4	0.927124
Wave 4-6	0.946595
Wave 6-8	0.932349
Figure 1d: Descriptive latent-factor correlations. No interval estimates are available.
Source: Figure_Data/Figure_1_d.csv. Numeric cells retain source precision.

### Sheet: Panel e
cohort	omitted	n	pearson	quartile_change_fraction	quartile_change_percent	same_reference_quartile_percent
NHANES	SBP	4265	0.982734	0.149347	14.9347	85.0653
NHANES	DBP	4265	0.988742	0.124226	12.4226	87.5774
NHANES	LDL	4265	0.982566	0.152096	15.2096	84.7904
NHANES	HDL	4265	0.97809	0.161503	16.1503	83.8497
NHANES	lnTG	4265	0.95835	0.248768	24.8768	75.1232
NHANES	HbA1c	4265	0.978566	0.100572	10.0572	89.9428
NHANES	BMI	4265	0.97502	0.165482	16.5482	83.4518
NHANES	lnCRP	4265	0.977267	0.159423	15.9423	84.0577
ELSA	SBP	4260	0.974387	0.172563	17.2563	82.7437
ELSA	DBP	4260	0.986182	0.126957	12.6957	87.3043
ELSA	LDL	4260	0.965918	0.205691	20.5691	79.4309
ELSA	HDL	4260	0.961871	0.2227	22.27	77.73
ELSA	lnTG	4260	0.956713	0.239636	23.9636	76.0364
ELSA	HbA1c	4260	0.982126	0.103395	10.3395	89.6605
ELSA	BMI	4260	0.980959	0.148813	14.8813	85.1187
ELSA	lnCRP	4260	0.979741	0.173986	17.3986	82.6014
CHARLS	SBP	8335	0.963318	0.206784	20.6784	79.3216
CHARLS	DBP	8335	0.983598	0.14673	14.673	85.327
CHARLS	LDL	8335	0.976324	0.160419	16.0419	83.9581
CHARLS	HDL	8335	0.975857	0.172215	17.2215	82.7785
CHARLS	lnTG	8335	0.933756	0.296188	29.6188	70.3812
CHARLS	HbA1c	8335	0.97791	0.106286	10.6286	89.3714
CHARLS	BMI	8335	0.980352	0.116622	11.6622	88.3378
CHARLS	lnCRP	8335	0.981361	0.159152	15.9152	84.0848
Figure 1e. Reduced and full scores are ranked separately within each cohort using its weights. The same-quartile percentage equals 100 minus the changed-quartile percentage. The correlations and percentages are descriptive.
Source: Figure_Data/Figure_1_e.csv. Numeric cells retain source precision.
