## Supplementary tables, figure source data and SAPA calculator for "A shared cardiovascular and cerebrovascular risk marker phenotype: physiological context and prognosis": Source_Data_Figure_2.xlsx

### Sheet: Read me
Figure 2 source data
Panel	Worksheet	Contents	Units and interpretation
a	Panel a	Disease associations	Hazard ratio per analysis-specific SAPA SD. Broad CHARLS heart disease is distinct from myocardial infarction.
b,c	Panel b_c	Fixed SAPA groups	Post-measurement follow-up. Estimates and limits are probabilities; multiply by 100 for the percentage axes.
d	Panel d	High minus low	Net probability differences. Multiply by 100 for percentage points.
e	Panel e	Prediction gains	AUC gain and Brier reduction on their native scales. The figure multiplies both by 1,000.
Each data sheet corresponds to the named panel. Empty cells preserve missing source values. Native estimates and interval endpoints retain the saved precision; display conversions are stated above.
a, Hazard ratios per analysis-specific SAPA standard deviation (SD) after blood measurement, with 95% confidence intervals and participant/report counts. SDs were 1.427 for ELSA MI, 1.426 for ELSA stroke and 1.499 for each CHARLS endpoint. Colours identify cohorts as in Fig. 1. MI denotes myocardial infarction; CHARLS heart disease is a broad questionnaire endpoint.
b,c, Net probabilities by fixed NHANES SAPA group, starting at a disease-free, diabetes-negative visit after blood measurement. b, Approximately seven-year CHARLS stroke: original China-PAR <5% category (left; n = 3,535; 166 reports) and participants classified consistently under four input settings (right; n = 2,195; 81 reports). c, Six-year ELSA stroke/MI (n = 1,293 each; 16/11 midpoint-assigne…
d, High-minus-low probability differences for the same populations. Filled/open points use midpoint/first-positive event timing; bars use the same paired resamples.
e, Held-out area under the receiver operating characteristic curve (AUC) gains and Brier reductions, both multiplied by 1,000, after adding SAPA (purple), the first principal component (PC1; green) or equal weights (salmon). Positive values favour the addition; open points denote first-positive timing. Bars are pointwise 95% percentile intervals conditional on finite, warning-free fits from 200 a…
China-PAR, Prediction for Atherosclerotic Cardiovascular Disease Risk in China; SCORE2, Systematic Coronary Risk Evaluation 2. Supplementary Table S5A–E gives definitions, model terms, timing checks and fitting qualification; Supplementary Table S4 gives association models.

### Sheet: Panel a
estimate	lower	upper	label	cohort	type	n	events
1.58847	1.2872	1.96026	ELSA: MI	ELSA	HR	3941	101
1.45587	1.20201	1.76334	ELSA: stroke	ELSA	HR	3956	142
1.53366	1.34448	1.74946	CHARLS: stroke	CHARLS	HR	7423	461
1.13178	1.00686	1.2722	CHARLS: heart disease	CHARLS	HR	6178	611

### Sheet: Panel b_c
key	quantity	estimate	lower	upper	valid	requested	x	n	events	set	definition
CHARLS_Stroke__Original_lower__midpoint	Low	0.025604	0.0174193	0.0343146	1000	1000	1	1267	31	1	Original category
CHARLS_Stroke__Original_lower__midpoint	Middle	0.058708	0.0477263	0.0698859	1000	1000	2	2030	114	1	Original category
CHARLS_Stroke__Original_lower__midpoint	High	0.0935092	0.0590562	0.130367	1000	1000	3	238	21	1	Original category
CHARLS_Stroke__Four_setting_lower__midpoint	Low	0.0200681	0.0119876	0.028802	1000	1000	1	932	18	2	All four settings <5%
CHARLS_Stroke__Four_setting_lower__midpoint	Middle	0.0519196	0.038407	0.0671152	1000	1000	2	1178	59	2	All four settings <5%
CHARLS_Stroke__Four_setting_lower__midpoint	High	0.0487231	0.0113636	0.100707	1000	1000	3	85	4	2	All four settings <5%
ELSA_Stroke__Original_lower__midpoint	Low	0.00756095	0	0.0209488	1000	1000	1	298	2	3	Stroke
ELSA_Stroke__Original_lower__midpoint	Middle	0.0125253	0.00473969	0.0211296	1000	1000	2	811	8	3	Stroke
ELSA_Stroke__Original_lower__midpoint	High	0.0397042	0.0124217	0.0729299	1000	1000	3	184	6	3	Stroke
ELSA_MI__Original_lower__midpoint	Low	0.00699309	0	0.0182634	1000	1000	1	298	2	4	Myocardial infarction
ELSA_MI__Original_lower__midpoint	Middle	0.00757864	0.00244746	0.013804	1000	1000	2	811	6	4	Myocardial infarction
ELSA_MI__Original_lower__midpoint	High	0.0201188	0	0.0451447	1000	1000	3	184	3	4	Myocardial infarction

### Sheet: Panel d
key	quantity	estimate	lower	upper	valid	requested	base	timing	cohort
CHARLS_Stroke__Original_lower__midpoint	High_minus_Low	0.0679052	0.0316356	0.105174	1000	1000	CHARLS_Stroke__Original_lower	Midpoint	CHARLS
CHARLS_Stroke__Original_lower__first_positive	High_minus_Low	0.0678731	0.0316347	0.105174	1000	1000	CHARLS_Stroke__Original_lower	First positive	CHARLS
CHARLS_Stroke__Four_setting_lower__midpoint	High_minus_Low	0.028655	-0.0106829	0.0802599	1000	1000	CHARLS_Stroke__Four_setting_lower	Midpoint	CHARLS
CHARLS_Stroke__Four_setting_lower__first_positive	High_minus_Low	0.028655	-0.0106829	0.0802599	1000	1000	CHARLS_Stroke__Four_setting_lower	First positive	CHARLS
ELSA_Stroke__Original_lower__midpoint	High_minus_Low	0.0321432	0.000736831	0.0656491	1000	1000	ELSA_Stroke__Original_lower	Midpoint	ELSA
ELSA_Stroke__Original_lower__first_positive	High_minus_Low	0.00826981	-0.0071435	0.0277293	1000	1000	ELSA_Stroke__Original_lower	First positive	ELSA
ELSA_MI__Original_lower__midpoint	High_minus_Low	0.0131257	-0.00774452	0.0396114	1000	1000	ELSA_MI__Original_lower	Midpoint	ELSA
ELSA_MI__Original_lower__first_positive	High_minus_Low	-0.00148719	-0.0159388	0.0146053	1000	1000	ELSA_MI__Original_lower	First positive	ELSA

### Sheet: Panel e
key	quantity	estimate	lower	upper	clean_finite	requested	point_prediction_warning	model	timing	metric
CHARLS_Stroke__Original_lower__midpoint	Cal_SAPA__AUCGain	0.0307959	0.00596333	0.0628903	197	200	FALSE	SAPA	Midpoint	AUC
CHARLS_Stroke__Original_lower__midpoint	Cal_SAPA__BrierGain	0.000260076	3.29965e-05	0.00048399	197	200	FALSE	SAPA	Midpoint	Brier
CHARLS_Stroke__Original_lower__first_positive	Cal_SAPA__AUCGain	0.0306847	0.00580678	0.0631516	194	200	FALSE	SAPA	First positive	AUC
CHARLS_Stroke__Original_lower__first_positive	Cal_SAPA__BrierGain	0.00025878	3.1861e-05	0.000480954	194	200	FALSE	SAPA	First positive	Brier
CHARLS_Stroke__Original_lower__midpoint	Cal_PC1__AUCGain	0.0290412	0.00570666	0.0610646	197	200	FALSE	PC1	Midpoint	AUC
CHARLS_Stroke__Original_lower__midpoint	Cal_PC1__BrierGain	0.000245014	3.37886e-05	0.000479463	197	200	FALSE	PC1	Midpoint	Brier
CHARLS_Stroke__Original_lower__midpoint	Cal_Equal__AUCGain	0.0302338	0.00691491	0.0610046	197	200	FALSE	Equal	Midpoint	AUC
CHARLS_Stroke__Original_lower__midpoint	Cal_Equal__BrierGain	0.000237718	3.41336e-05	0.00044991	197	200	FALSE	Equal	Midpoint	Brier
CHARLS_Stroke__Four_setting_lower__midpoint	Cal_SAPA__AUCGain	0.0534655	0.0151593	0.0972979	199	200	FALSE	SAPA	Midpoint	AUC
CHARLS_Stroke__Four_setting_lower__midpoint	Cal_SAPA__BrierGain	0.000182566	2.95871e-05	0.00037655	199	200	FALSE	SAPA	Midpoint	Brier
CHARLS_Stroke__Four_setting_lower__first_positive	Cal_SAPA__AUCGain	0.0533337	0.0144381	0.0968356	199	200	FALSE	SAPA	First positive	AUC
CHARLS_Stroke__Four_setting_lower__first_positive	Cal_SAPA__BrierGain	0.000181803	3.05681e-05	0.000373954	199	200	FALSE	SAPA	First positive	Brier
CHARLS_Stroke__Four_setting_lower__midpoint	Cal_PC1__AUCGain	0.0563898	0.0167163	0.0997992	199	200	FALSE	PC1	Midpoint	AUC
CHARLS_Stroke__Four_setting_lower__midpoint	Cal_PC1__BrierGain	0.00018642	2.78647e-05	0.000377879	199	200	FALSE	PC1	Midpoint	Brier
CHARLS_Stroke__Four_setting_lower__midpoint	Cal_Equal__AUCGain	0.0622064	0.0251073	0.107034	199	200	FALSE	Equal	Midpoint	AUC
CHARLS_Stroke__Four_setting_lower__midpoint	Cal_Equal__BrierGain	0.000199828	4.40519e-05	0.000407387	199	200	FALSE	Equal	Midpoint	Brier
ELSA_Stroke__Original_lower__midpoint	Cal_SAPA__AUCGain	0.0712862	-0.124422	0.233957	195	200	FALSE	SAPA	Midpoint	AUC
ELSA_Stroke__Original_lower__midpoint	Cal_SAPA__BrierGain	3.00838e-05	-0.000185209	0.000238432	195	200	FALSE	SAPA	Midpoint	Brier
ELSA_MI__Original_lower__midpoint	Cal_SAPA__AUCGain	-0.0317508	-0.098579	0.0876807	192	200	FALSE	SAPA	Midpoint	AUC
ELSA_MI__Original_lower__midpoint	Cal_SAPA__BrierGain	-2.61876e-05	-0.000168106	9.40405e-06	192	200	FALSE	SAPA	Midpoint	Brier
