## Supplementary tables, figure source data and SAPA calculator for "A shared cardiovascular and cerebrovascular risk marker phenotype: physiological context and prognosis": Source_Data_Figure_3.xlsx

### Sheet: Read me
Figure 3 source data
Panel	Worksheet	Contents	Units and interpretation
a	Panel a	DXA fat correlations	Partial correlations conditional on total fat and background; n=1,876.
b	Panel b	MRI fat correlations	Partial genetic correlations conditional on whole-body fat.
c	Panel c	Vascular depot contrasts	VAT-minus-thigh-SAT partial-genetic-correlation contrasts.
d	Panel d	Within-person waist change	Fixed-score change per 10-cm waist change, omitting BMI and conditioning on BMI change.
e	Panel e	Anatomical model comparisons	Held-out MSE improvement over the matched background, as specified in the figure legend.
f	Panel f	IL-1RA prediction	Whole-model held-out R² and paired MSE improvements are separate subdisplays.
g	Panel g	IL-1RA by age	Geometric-mean ratios are exp(estimate); limits are exp(lower) and exp(upper). Saved estimates are on the log-concentration scale.
h	Panel h	Imaging-free prediction	Paired reductions in prediction error. Estimate, lower and upper are already expressed in the displayed units given in metric. The multiplier records the conversion from the original units.
Each data sheet corresponds to the named panel. Empty cells preserve missing source values. Native estimates and interval endpoints retain the saved precision; display conversions are stated above.
a, Partial SAPA correlations with dual-energy X-ray absorptiometry (DXA) fat measures in NHANES 2015–2018 (n = 1,876; ages 20–59), adjusted for total fat and background characteristics; survey-design 95% intervals. b, Genetic SAPA projection T correlations with magnetic resonance imaging (MRI) traits, conditional on whole-body fat; delta-method 95% intervals. Sample sizes: abdominal subcutaneous …
d, Associations between each participant's waist change and SAPA change over the same pair of visits. SAPA excludes its BMI term; models adjust for BMI change. Estimates are score units per 10-cm waist change. Overlapping ELSA samples contain 2,959/2,246 people; CHARLS contains 5,207 with waists 40–200 cm and 5,404 with positive waists. Intervals use 999 household resamples. e, Held-out mean squa…
f, Held-out R² and paired MSE improvements for log interleukin-1 receptor antagonist (IL-1RA; HRS, n = 3,464; 2,680 families). g, Geometric-mean ratios per reference SD by age. Intervals/bands use 200 family resamples; performance and age contrasts use separate Holm families. IL-1RA selection was not repeated within folds. h, Paired root MSE reductions without imaging inputs (n = 1,869). “3 marke…

### Sheet: Panel a
label	estimate	lower	upper	unit	interval	multiplier	endpoint_identity
Abdominal VAT	0.334634	0.267371	0.398651	partial correlation given total fat	saved 95% interval	1
Abdominal SAT	0.0653824	0.00563835	0.124661	partial correlation given total fat	saved 95% interval	1
Trunk fat	0.353635	0.289367	0.414729	partial correlation given total fat	saved 95% interval	1
Whole-leg fat	-0.371173	-0.430146	-0.309045	partial correlation given total fat	saved 95% interval	1
Gynoid fat	-0.307393	-0.354378	-0.258861	partial correlation given total fat	saved 95% interval	1

### Sheet: Panel b
label	estimate	lower	upper	unit	interval	multiplier	endpoint_identity
Abdominal VAT	0.459076	0.364791	0.553361	partial genetic correlation given whole-body fat	saved delta-method 95% interval	1
Abdominal SAT	0.356876	0.187648	0.526104	partial genetic correlation given whole-body fat	saved delta-method 95% interval	1
Liver fat	0.540967	0.433518	0.648416	partial genetic correlation given whole-body fat	saved delta-method 95% interval	1
Thigh SAT	-0.144305	-0.240015	-0.048596	partial genetic correlation given whole-body fat	saved delta-method 95% interval	1

### Sheet: Panel c
label	group	estimate	lower	upper	metric	n	multiplier	source
MVP: MI	MI	0.307765	0.169046	0.446484	partial genetic correlation difference		1	MVP
MVP: stroke	Stroke	0.365624	0.154173	0.577075	partial genetic correlation difference		1	MVP
FinnGen: MI	MI	0.353457	0.198217	0.508696	partial genetic correlation difference		1	FinnGen
FinnGen: I9_STR	Stroke	0.0445151	-0.138516	0.227546	partial genetic correlation difference		1	FinnGen

### Sheet: Panel d
label	cohort	model	sample	frame	n	BMI_condition	medication_adjusted	type	outcome	estimate	bootstrap_se	lower	upper
ELSA waves 4 to 6	ELSA	ELSA_main__BMI	ELSA_main	ELSA_W4_W6	2959	TRUE	FALSE	within	Q_without_BMI	0.216849	0.0477568	0.127568	0.312383
ELSA waves 2 to 4	ELSA	ELSA_earlier__BMI	ELSA_earlier	ELSA_W2_W4	2246	TRUE	FALSE	within	Q_without_BMI	0.272977	0.0665307	0.115625	0.372564
CHARLS 40–200 cm	CHARLS	CHARLS_main__BMI	CHARLS_main	CHARLS_W1_W3	5207	TRUE	FALSE	within	Q_without_BMI	0.171138	0.033984	0.105046	0.233767
CHARLS all positive	CHARLS	CHARLS_positive__BMI	CHARLS_positive	CHARLS_W1_W3	5404	TRUE	FALSE	within	Q_without_BMI	0.0260553	0.0141781	-0.000358639	0.0552234

### Sheet: Panel e
label	group	estimate	lower	upper	metric	n	multiplier	target	comparison	grp
VAT | SAPA	SAPA	9.85263	4.80087	14.9044	MSE improvement (%)	1465	100	VAT	MetS (n=1,465)	SAPA
VAT | MetS	MetS	9.47453	4.50135	14.4477	MSE improvement (%)	1465	100	VAT	MetS (n=1,465)	MetS
Leg fat | SAPA	SAPA	13.0497	7.85113	18.2483	MSE improvement (%)	1465	100	Whole-leg fat	MetS (n=1,465)	SAPA
Leg fat | MetS	MetS	13.4259	8.84203	18.0098	MSE improvement (%)	1465	100	Whole-leg fat	MetS (n=1,465)	MetS
VAT | SAPA	SAPA	10.4398	5.58261	15.2969	MSE improvement (%)	1867	100	VAT	PhenoAge (n=1,867)	SAPA
VAT | PhenoAge	PhenoAge	-0.460658	-2.97535	2.05404	MSE improvement (%)	1867	100	VAT	PhenoAge (n=1,867)	PhenoAge
Leg fat | SAPA	SAPA	13.5688	7.77145	19.3661	MSE improvement (%)	1867	100	Whole-leg fat	PhenoAge (n=1,867)	SAPA
Leg fat | PhenoAge	PhenoAge	1.0151	-2.01547	4.04567	MSE improvement (%)	1867	100	Whole-leg fat	PhenoAge (n=1,867)	PhenoAge
VAT | Waist	Waist	13.5006	7.87715	19.124	MSE improvement (%)	1465	100	VAT	Waist (n=1,465)	Waist
VAT | Waist + SAPA	Waist + SAPA	19.0199	12.3874	25.6524	MSE improvement (%)	1465	100	VAT	Waist (n=1,465)	Waist + SAPA
Leg fat | Waist	Waist	25.8256	18.7615	32.8897	MSE improvement (%)	1465	100	Whole-leg fat	Waist (n=1,465)	Waist
Leg fat | Waist + SAPA	Waist + SAPA	32.2235	25.9636	38.4834	MSE improvement (%)	1465	100	Whole-leg fat	Waist (n=1,465)	Waist + SAPA

### Sheet: Panel f
label	estimate	lower	upper	unit	interval	multiplier	endpoint_identity	model	subdisplay	other
Basic	0.642551	0.0322918	2.08593	whole-model held-out R2 (%)	saved marginal bootstrap interval; direct tests separate	100		Background	R2
SAPA_M0	16.4524	14.0605	19.6296	whole-model held-out R2 (%)	saved marginal bootstrap interval; direct tests separate	100		SAPA	R2
PC1_M0	16.9141	14.4341	20.1519	whole-model held-out R2 (%)	saved marginal bootstrap interval; direct tests separate	100		PC1	R2
EqualWeight_M0	14.5211	12.2828	17.6224	whole-model held-out R2 (%)	saved marginal bootstrap interval; direct tests separate	100		Equal weights	R2
SAPA versus PC1	-1.11457	-1.72448	-0.488996	1e-3 log IL-1RA squared MSE improvement	marginal 95% basic interval; Holm5 p in companion table	1000	log_IL1RA		paired MSE	PC1
SAPA versus equal weights	4.66152	3.53362	5.58269	1e-3 log IL-1RA squared MSE improvement	marginal 95% basic interval; Holm5 p in companion table	1000	log_IL1RA		paired MSE	Equal weights

### Sheet: Panel g
score	age	estimate	se	lower	upper	p	model
SAPA	55	0.289342	0.0218349	0.248592	0.331236	4.43178e-40	SAPA
SAPA	56	0.287171	0.0211963	0.247776	0.328441	8.1261e-42	SAPA
SAPA	57	0.285	0.0205929	0.246783	0.325535	1.46778e-43	SAPA
SAPA	58	0.282829	0.0200278	0.244208	0.322885	2.78649e-45	SAPA
SAPA	59	0.280659	0.0195043	0.24368	0.319834	6.01962e-47	SAPA
SAPA	60	0.278488	0.019026	0.242582	0.31561	1.62524e-48	SAPA
SAPA	61	0.276317	0.0185962	0.242907	0.312723	6.09879e-50	SAPA
SAPA	62	0.274146	0.0182183	0.240632	0.310939	3.56841e-51	SAPA
SAPA	63	0.271975	0.0178958	0.237923	0.309017	3.66234e-52	SAPA
SAPA	64	0.269804	0.0176316	0.236035	0.306269	7.3794e-53	SAPA
SAPA	65	0.267634	0.0174284	0.23405	0.303522	3.22033e-53	SAPA
SAPA	66	0.265463	0.0172883	0.232419	0.300775	3.27748e-53	SAPA
SAPA	67	0.263292	0.0172129	0.230787	0.297988	8.10726e-53	SAPA
SAPA	68	0.261121	0.017203	0.229155	0.295185	4.88759e-52	SAPA
SAPA	69	0.25895	0.0172588	0.226557	0.292383	6.91565e-51	SAPA
SAPA	70	0.25678	0.0173795	0.223553	0.289189	2.12952e-49	SAPA
SAPA	71	0.254609	0.017564	0.220569	0.286865	1.28267e-47	SAPA
SAPA	72	0.252438	0.0178101	0.217704	0.285338	1.32947e-45	SAPA
SAPA	73	0.250267	0.0181154	0.214541	0.285312	2.06413e-43	SAPA
SAPA	74	0.248096	0.0184769	0.211513	0.283211	4.17877e-41	SAPA
SAPA	75	0.245925	0.0188914	0.207865	0.280633	9.68659e-39	SAPA
SAPA	76	0.243755	0.0193555	0.20409	0.278041	2.29194e-36	SAPA
SAPA	77	0.241584	0.0198658	0.200315	0.275432	5.02753e-34	SAPA
SAPA	78	0.239413	0.0204187	0.196868	0.275699	9.47282e-32	SAPA
SAPA	79	0.237242	0.021011	0.193962	0.275582	1.44816e-29	SAPA
SAPA	80	0.235071	0.0216393	0.189613	0.273382	1.72657e-27	SAPA
SAPA	81	0.2329	0.0223006	0.185569	0.27245	1.56639e-25	SAPA
SAPA	82	0.23073	0.0229922	0.181993	0.271973	1.06802e-23	SAPA
SAPA	83	0.228559	0.0237112	0.178418	0.270518	5.45736e-22	SAPA
SAPA	84	0.226388	0.0244554	0.174842	0.270088	2.09887e-20	SAPA
PC1	55	0.282019	0.021776	0.24048	0.325249	2.32215e-38	PC1
PC1	56	0.279794	0.0211649	0.239934	0.322402	6.74749e-40	PC1
PC1	57	0.27757	0.0205886	0.238735	0.319555	2.00393e-41	PC1
PC1	58	0.275345	0.0200503	0.236321	0.316704	6.46543e-43	PC1
PC1	59	0.27312	0.019553	0.235566	0.313658	2.43733e-44	PC1
PC1	60	0.270895	0.0191	0.23517	0.310375	1.16745e-45	PC1
PC1	61	0.26867	0.0186945	0.233736	0.308004	7.79545e-47	PC1
PC1	62	0.266445	0.0183396	0.23134	0.305262	8.00281e-48	PC1
PC1	63	0.264221	0.0180383	0.229748	0.302421	1.39283e-48	PC1
PC1	64	0.261996	0.0177934	0.2276	0.299581	4.5005e-49	PC1
PC1	65	0.259771	0.0176072	0.225975	0.296725	2.91388e-49	PC1
PC1	66	0.257546	0.0174816	0.224359	0.293851	3.9911e-49	PC1
PC1	67	0.255321	0.0174178	0.221856	0.291005	1.18678e-48	PC1
PC1	68	0.253096	0.0174167	0.218818	0.288156	7.61276e-48	PC1
PC1	69	0.250872	0.0174781	0.215779	0.2853	1.01276e-46	PC1
PC1	70	0.248647	0.0176014	0.212741	0.282947	2.60642e-45	PC1
PC1	71	0.246422	0.0177854	0.209703	0.280109	1.18119e-43	PC1
PC1	72	0.244197	0.0180281	0.207428	0.277169	8.44018e-42	PC1
PC1	73	0.241972	0.0183273	0.204746	0.276199	8.44916e-40	PC1
PC1	74	0.239747	0.0186802	0.201855	0.276003	1.05355e-37	PC1
PC1	75	0.237523	0.0190839	0.198459	0.273962	1.46598e-35	PC1
PC1	76	0.235298	0.0195352	0.195062	0.271354	2.06509e-33	PC1
PC1	77	0.233073	0.0200308	0.191536	0.268746	2.71344e-31	PC1
PC1	78	0.230848	0.0205677	0.188251	0.267894	3.1151e-29	PC1
PC1	79	0.228623	0.0211426	0.184839	0.267664	2.97429e-27	PC1
PC1	80	0.226399	0.0217525	0.18104	0.265821	2.28138e-25	PC1
PC1	81	0.224174	0.0223946	0.178009	0.263854	1.37518e-23	PC1
PC1	82	0.221949	0.0230662	0.174583	0.262971	6.43933e-22	PC1
PC1	83	0.219724	0.0237647	0.171158	0.261494	2.33459e-20	PC1
PC1	84	0.217499	0.0244879	0.167739	0.259001	6.57298e-19	PC1
EqualWeight	55	0.277561	0.0222115	0.234157	0.32392	7.82726e-36	Equal weights
EqualWeight	56	0.274824	0.0216137	0.232104	0.319525	4.86546e-37	Equal weights
EqualWeight	57	0.272087	0.021052	0.23004	0.315173	3.2739e-38	Equal weights
EqualWeight	58	0.26935	0.0205294	0.227892	0.312295	2.52274e-39	Equal weights
EqualWeight	59	0.266613	0.020049	0.225817	0.309416	2.37452e-40	Equal weights
EqualWeight	60	0.263876	0.0196138	0.224918	0.306538	2.93217e-41	Equal weights
EqualWeight	61	0.26114	0.019227	0.224935	0.303659	5.12427e-42	Equal weights
EqualWeight	62	0.258403	0.0188914	0.224171	0.300571	1.3681e-42	Equal weights
EqualWeight	63	0.255666	0.0186099	0.221252	0.297187	5.99918e-43	Equal weights
EqualWeight	64	0.252929	0.018385	0.218036	0.293791	4.60053e-43	Equal weights
EqualWeight	65	0.250192	0.0182187	0.21482	0.289677	6.46904e-43	Equal weights
EqualWeight	66	0.247455	0.0181127	0.211619	0.286568	1.7133e-42	Equal weights
EqualWeight	67	0.244718	0.0180681	0.208921	0.282895	8.5679e-42	Equal weights
EqualWeight	68	0.241982	0.0180852	0.206783	0.279222	7.90322e-41	Equal weights
EqualWeight	69	0.239245	0.0181639	0.204658	0.276649	1.28122e-39	Equal weights
EqualWeight	70	0.236508	0.0183034	0.201015	0.273496	3.40408e-38	Equal weights
EqualWeight	71	0.233771	0.0185024	0.197484	0.270143	1.36028e-36	Equal weights
EqualWeight	72	0.231034	0.0187589	0.193738	0.26676	7.43214e-35	Equal weights
EqualWeight	73	0.228297	0.0190707	0.189993	0.263803	5.03399e-33	Equal weights
EqualWeight	74	0.225561	0.019435	0.186248	0.262006	3.8459e-31	Equal weights
EqualWeight	75	0.222824	0.019849	0.182752	0.260316	3.0406e-29	Equal weights
EqualWeight	76	0.220087	0.0203096	0.179004	0.257178	2.3089e-27	Equal weights
EqualWeight	77	0.21735	0.0208137	0.174974	0.253997	1.58378e-25	Equal weights
EqualWeight	78	0.214613	0.0213584	0.171202	0.250816	9.35564e-24	Equal weights
EqualWeight	79	0.211876	0.0219404	0.167431	0.248702	4.59586e-22	Equal weights
EqualWeight	80	0.209139	0.022557	0.16366	0.247844	1.83394e-20	Equal weights
EqualWeight	81	0.206403	0.0232054	0.159891	0.246362	5.86382e-19	Equal weights
EqualWeight	82	0.203666	0.023883	0.156139	0.24361	1.49368e-17	Equal weights
EqualWeight	83	0.200929	0.0245874	0.152321	0.242509	3.03262e-16	Equal weights
EqualWeight	84	0.198192	0.0253163	0.147674	0.241408	4.93268e-15	Equal weights

### Sheet: Panel h
label	group	estimate	lower	upper	metric	n	multiplier	target	short
SAPA added to body shape	SAPA	6.46602	2.80492	10.1271	Paired RMSE reduction (g)	1869	1000	VAT	SAPA + body shape
SAPA added after lipids/glycaemia	Comparator	0.0413781	-1.48022	1.56298	Paired RMSE reduction (g)	1869	1000	VAT	SAPA after lipids
Lipids/glycaemia versus SAPA	Comparator	-0.177508	-2.33532	1.9803	Paired RMSE reduction (g)	1869	1000	VAT	Lipids vs SAPA
Full8 versus SAPA	Comparator	-0.905654	-3.75799	1.94668	Paired RMSE reduction (g)	1869	1000	VAT	Full8 vs SAPA
Full8 versus combined model	Comparator	-0.769524	-2.35517	0.816125	Paired RMSE reduction (g)	1869	1000	VAT	Full8 vs combined
SAPA added to body shape	SAPA	23.1387	-2.06429	48.3417	Paired RMSE reduction (g)	1869	1000	Whole-leg fat	SAPA + body shape
SAPA added after lipids/glycaemia	Comparator	-2.41066	-15.3606	10.5393	Paired RMSE reduction (g)	1869	1000	Whole-leg fat	SAPA after lipids
Lipids/glycaemia versus SAPA	Comparator	21.9459	-0.360292	44.2521	Paired RMSE reduction (g)	1869	1000	Whole-leg fat	Lipids vs SAPA
Full8 versus SAPA	Comparator	11.694	-43.3399	66.728	Paired RMSE reduction (g)	1869	1000	Whole-leg fat	Full8 vs SAPA
Full8 versus combined model	Comparator	-7.84121	-42.7677	27.0852	Paired RMSE reduction (g)	1869	1000	Whole-leg fat	Full8 vs combined
