## Supplementary tables, figure source data and SAPA calculator for "A shared cardiovascular and cerebrovascular risk marker phenotype: physiological context and prognosis": Source_Data_Figure_6.xlsx

### Sheet: Read me
Figure 6 source data
Panel	Worksheet	Contents	Units and interpretation
a	Panel a	Fixed-direction fraction	Fraction F. Figure uses simultaneous bands and percentage scale.
b	Panel b	Along and outside variation	Along-direction P and outside-direction O variation; simultaneous limits.
c	Panel c	External age differences	Older minus younger. Estimate and interval limits are percentage points. SE_fraction and simultaneous interval fields ending in _fraction are on the 0–1 fraction scale.
d	Panel d	Body association age contrasts	Age 70 minus age 40 in association per 10% higher body measure.
e	Panel e	Body associations by age	SAPA and BMI-omitted associations at ages 40 and 70.
f	Panel f	Cross-marker decomposition	Older-minus-middle-aged shared cross-marker variation and additive components.
g	Panel g	Body-distribution contributions	Three variance and three covariance contributions, all cross-marker terms.
h	Panel h	BMI-omitted contributions	Three variance and three covariance contributions with BMI cross-terms omitted.
i	Panel i	Cross-period transfer	Age-group values and contrasts use distinct uncertainty sources described in the legend.
Each data sheet corresponds to the named panel. Empty cells preserve missing source values. Native estimates and interval endpoints retain the saved precision; display conversions are stated above.
a, Fraction of marker variation along SAPA, F=P/(P+O). b, Variation along (P) and outside (O) SAPA. NHANES 2015–2018 (n = 4,000) and 1999–2010 (n = 11,053); simultaneous max-t bands from 500 survey resamples per period. c, F differences between ages 70–89 and 50–69 in ELSA (n = 3,941) and CHARLS (n = 6,628); six-comparison simultaneous intervals. pp, percentage points.
d, Age-70-minus-age-40 differences in conditional SAPA associations per 10% higher total fat, trunk-to-leg fat ratio or non-bone lean mass. e, Associations at each age, including BMI-omitted SAPA. NHANES: n = 3,242 in 2001–2004 and 1,513 in 1999–2000. Colours/symbols distinguish periods; lines connect cross-sectional age estimates.
f, Differences in shared cross-marker variation B between ages 60–79 and 40–59 (n = 2,081/986 across periods). Relationship and distribution terms sum to the body-related component; remaining covariance completes the total. g,h, Body measurement variance and covariance contributions, retaining all terms (g) or removing BMI cross-terms (h). Negative values indicate lower shared variation in older …
i, Model transfer from 2001–2004 (n = 2,057) to 1999–2000 (n = 978), excluding BMI cross-terms. Upper/lower plots show age-group values/contrasts. Dark blue: target observations; grey: source carry-over; purple: substitution of target BMI/waist covariance. Pointwise 95% t intervals use target-only uncertainty (14 design degrees of freedom), source-only uncertainty (30), or joint uncertainty with …

### Sheet: Panel a
period	age	metric	estimate	se	lower95	upper95	sim_lower	sim_upper
Recent	25	fixed_share	0.327197	0.0164866	0.294883	0.35951	0.264094	0.390299
Recent	26	fixed_share	0.32937	0.0162237	0.297572	0.361168	0.267274	0.391466
Recent	27	fixed_share	0.334347	0.0152749	0.304409	0.364285	0.275882	0.392812
Recent	28	fixed_share	0.336965	0.0129093	0.311663	0.362267	0.287555	0.386375
Recent	29	fixed_share	0.341044	0.0123231	0.316892	0.365197	0.293878	0.388211
Recent	30	fixed_share	0.347558	0.0131573	0.32177	0.373345	0.297198	0.397917
Recent	31	fixed_share	0.353328	0.0144089	0.325087	0.381569	0.298178	0.408478
Recent	32	fixed_share	0.358096	0.0151588	0.328385	0.387806	0.300075	0.416116
Recent	33	fixed_share	0.360688	0.0156524	0.33001	0.391366	0.300779	0.420598
Recent	34	fixed_share	0.357679	0.015192	0.327903	0.387455	0.299532	0.415826
Recent	35	fixed_share	0.351381	0.0154539	0.321092	0.38167	0.292231	0.410531
Recent	36	fixed_share	0.341074	0.0167996	0.308147	0.374001	0.276773	0.405375
Recent	37	fixed_share	0.338753	0.0170493	0.305338	0.372169	0.273497	0.40401
Recent	38	fixed_share	0.335513	0.0163395	0.303488	0.367538	0.272974	0.398053
Recent	39	fixed_share	0.333675	0.0156038	0.303092	0.364258	0.273951	0.393398
Recent	40	fixed_share	0.340354	0.0159505	0.309091	0.371616	0.279303	0.401404
Recent	41	fixed_share	0.341853	0.0154028	0.311664	0.372042	0.282899	0.400807
Recent	42	fixed_share	0.343642	0.0155312	0.313201	0.374083	0.284196	0.403088
Recent	43	fixed_share	0.34546	0.0160793	0.313945	0.376975	0.283917	0.407004
Recent	44	fixed_share	0.344109	0.0173761	0.310052	0.378165	0.277602	0.410616
Recent	45	fixed_share	0.346053	0.0192033	0.308415	0.38369	0.272552	0.419553
Recent	46	fixed_share	0.33946	0.0184865	0.303227	0.375693	0.268703	0.410217
Recent	47	fixed_share	0.32922	0.0177366	0.294457	0.363983	0.261334	0.397107
Recent	48	fixed_share	0.319181	0.0183245	0.283265	0.355096	0.249044	0.389318
Recent	49	fixed_share	0.310623	0.0184384	0.274485	0.346762	0.24005	0.381196
Recent	50	fixed_share	0.302531	0.0184526	0.266364	0.338697	0.231903	0.373158
Recent	51	fixed_share	0.296062	0.0189427	0.258935	0.333189	0.223559	0.368565
Recent	52	fixed_share	0.284807	0.0190481	0.247473	0.322141	0.2119	0.357714
Recent	53	fixed_share	0.280488	0.0190487	0.243153	0.317822	0.207579	0.353396
Recent	54	fixed_share	0.274544	0.0186542	0.237983	0.311106	0.203145	0.345943
Recent	55	fixed_share	0.275744	0.0166648	0.243081	0.308406	0.211959	0.339528
Recent	56	fixed_share	0.280124	0.0166012	0.247586	0.312662	0.216583	0.343665
Recent	57	fixed_share	0.282014	0.0170746	0.248549	0.31548	0.216662	0.347367
Recent	58	fixed_share	0.285031	0.017253	0.251216	0.318847	0.218995	0.351067
Recent	59	fixed_share	0.282003	0.0170353	0.248615	0.315392	0.216801	0.347206
Recent	60	fixed_share	0.276035	0.0163319	0.244025	0.308045	0.213524	0.338545
Recent	61	fixed_share	0.273528	0.016167	0.241842	0.305215	0.211649	0.335408
Recent	62	fixed_share	0.265083	0.0159025	0.233915	0.296251	0.204216	0.32595
Recent	63	fixed_share	0.25323	0.0143472	0.22511	0.28135	0.198316	0.308144
Recent	64	fixed_share	0.239694	0.0143909	0.211489	0.2679	0.184613	0.294775
Recent	65	fixed_share	0.234556	0.015331	0.204508	0.264605	0.175877	0.293236
Recent	66	fixed_share	0.2318	0.0160239	0.200394	0.263207	0.170469	0.293132
Recent	67	fixed_share	0.232375	0.0162705	0.200485	0.264264	0.170099	0.29465
Recent	68	fixed_share	0.235255	0.0167218	0.202481	0.26803	0.171252	0.299258
Recent	69	fixed_share	0.230073	0.0165811	0.197575	0.262572	0.166609	0.293537
Recent	70	fixed_share	0.224005	0.0168652	0.19095	0.25706	0.159454	0.288557
Recent	71	fixed_share	0.224653	0.016439	0.192433	0.256873	0.161733	0.287573
Recent	72	fixed_share	0.229176	0.0174437	0.194987	0.263365	0.16241	0.295941
Recent	73	fixed_share	0.23483	0.0174902	0.20055	0.26911	0.167887	0.301774
Recent	74	fixed_share	0.231738	0.0190884	0.194326	0.269151	0.158678	0.304799
Recent	75	fixed_share	0.233482	0.0218283	0.1907	0.276265	0.149935	0.31703
Early	25	fixed_share	0.278505	0.00986987	0.259161	0.29785	0.240728	0.316282
Early	26	fixed_share	0.283149	0.00998342	0.263582	0.302716	0.244937	0.32136
Early	27	fixed_share	0.285334	0.00940228	0.266906	0.303762	0.249347	0.321321
Early	28	fixed_share	0.284047	0.00904679	0.266316	0.301779	0.249421	0.318674
Early	29	fixed_share	0.283584	0.00885434	0.26623	0.300938	0.249694	0.317474
Early	30	fixed_share	0.283007	0.00894022	0.265485	0.30053	0.248788	0.317226
Early	31	fixed_share	0.286929	0.00854624	0.270178	0.303679	0.254218	0.319639
Early	32	fixed_share	0.294658	0.00806341	0.278854	0.310462	0.263795	0.32552
Early	33	fixed_share	0.302689	0.0078473	0.287308	0.318069	0.272653	0.332724
Early	34	fixed_share	0.312754	0.00824803	0.296588	0.32892	0.281184	0.344323
Early	35	fixed_share	0.323105	0.00874344	0.305968	0.340241	0.289639	0.35657
Early	36	fixed_share	0.330583	0.0091437	0.312662	0.348504	0.295586	0.365581
Early	37	fixed_share	0.332929	0.00910718	0.31508	0.350779	0.298072	0.367787
Early	38	fixed_share	0.330961	0.0091992	0.312931	0.348991	0.295751	0.366171
Early	39	fixed_share	0.326972	0.00881455	0.309696	0.344248	0.293234	0.36071
Early	40	fixed_share	0.319629	0.00866895	0.302638	0.33662	0.286449	0.352809
Early	41	fixed_share	0.314046	0.00828698	0.297803	0.330288	0.282327	0.345764
Early	42	fixed_share	0.306707	0.00840781	0.290228	0.323186	0.274526	0.338888
Early	43	fixed_share	0.299604	0.00929449	0.281387	0.31782	0.264029	0.335178
Early	44	fixed_share	0.294496	0.00979203	0.275304	0.313688	0.257017	0.331975
Early	45	fixed_share	0.289524	0.00969241	0.270527	0.308521	0.252426	0.326621
Early	46	fixed_share	0.286559	0.00933817	0.268257	0.304862	0.250818	0.322301
Early	47	fixed_share	0.284624	0.00934213	0.266314	0.302935	0.248867	0.320381
Early	48	fixed_share	0.282275	0.00953127	0.263594	0.300956	0.245794	0.318756
Early	49	fixed_share	0.279835	0.0094357	0.261342	0.298329	0.24372	0.31595
Early	50	fixed_share	0.272481	0.00931135	0.254231	0.290731	0.236842	0.30812
Early	51	fixed_share	0.268419	0.00892463	0.250927	0.285911	0.23426	0.302578
Early	52	fixed_share	0.265493	0.00854943	0.248737	0.28225	0.232771	0.298216
Early	53	fixed_share	0.264408	0.00825659	0.248226	0.280591	0.232806	0.296011
Early	54	fixed_share	0.259011	0.00769611	0.243926	0.274095	0.229554	0.288467
Early	55	fixed_share	0.250015	0.00772012	0.234884	0.265146	0.220466	0.279564
Early	56	fixed_share	0.24139	0.00779553	0.226111	0.256669	0.211553	0.271228
Early	57	fixed_share	0.233876	0.00760567	0.218969	0.248783	0.204765	0.262987
Early	58	fixed_share	0.226023	0.00753301	0.211259	0.240788	0.197191	0.254856
Early	59	fixed_share	0.21911	0.0075728	0.204268	0.233952	0.190125	0.248095
Early	60	fixed_share	0.209171	0.00739806	0.194671	0.223671	0.180855	0.237487
Early	61	fixed_share	0.201683	0.0073387	0.187299	0.216066	0.173594	0.229772
Early	62	fixed_share	0.199143	0.00725656	0.18492	0.213365	0.171368	0.226917
Early	63	fixed_share	0.199193	0.00753936	0.184417	0.21397	0.170337	0.22805
Early	64	fixed_share	0.193862	0.00763593	0.178896	0.208829	0.164636	0.223089
Early	65	fixed_share	0.189796	0.00813156	0.173858	0.205733	0.158672	0.220919
Early	66	fixed_share	0.188557	0.00865381	0.171596	0.205518	0.155435	0.22168
Early	67	fixed_share	0.187491	0.00907923	0.169696	0.205286	0.152741	0.222242
Early	68	fixed_share	0.187462	0.00970515	0.16844	0.206483	0.150315	0.224608
Early	69	fixed_share	0.186561	0.00991094	0.167136	0.205986	0.148627	0.224495
Early	70	fixed_share	0.184026	0.00985807	0.164705	0.203348	0.146294	0.221758
Early	71	fixed_share	0.180718	0.00955405	0.161993	0.199444	0.14415	0.217286
Early	72	fixed_share	0.178604	0.00906959	0.160828	0.19638	0.14389	0.213318
Early	73	fixed_share	0.177308	0.00888391	0.159896	0.19472	0.143305	0.211311
Early	74	fixed_share	0.175495	0.00905627	0.157745	0.193245	0.140832	0.210158
Early	75	fixed_share	0.172999	0.00897727	0.155404	0.190594	0.138639	0.20736

### Sheet: Panel b
period	age	metric	estimate	se	lower95	upper95	sim_lower	sim_upper	part
Recent	25	parallel	1.89923	0.114046	1.67571	2.12276	1.46272	2.33574	Along SAPA: P
Recent	26	parallel	1.96674	0.1153	1.74075	2.19272	1.52543	2.40805	Along SAPA: P
Recent	27	parallel	2.03954	0.120921	1.80254	2.27654	1.57671	2.50236	Along SAPA: P
Recent	28	parallel	2.09596	0.141518	1.81858	2.37333	1.55429	2.63762	Along SAPA: P
Recent	29	parallel	2.15138	0.155681	1.84625	2.45651	1.55551	2.74725	Along SAPA: P
Recent	30	parallel	2.20788	0.166816	1.88093	2.53484	1.5694	2.84637	Along SAPA: P
Recent	31	parallel	2.23881	0.1726	1.90052	2.5771	1.57818	2.89943	Along SAPA: P
Recent	32	parallel	2.24309	0.168714	1.91241	2.57376	1.59733	2.88884	Along SAPA: P
Recent	33	parallel	2.19187	0.153671	1.89068	2.49306	1.6037	2.78005	Along SAPA: P
Recent	34	parallel	2.1009	0.136057	1.83423	2.36756	1.58014	2.62166	Along SAPA: P
Recent	35	parallel	2.04195	0.128557	1.78999	2.29392	1.5499	2.53401	Along SAPA: P
Recent	36	parallel	1.99132	0.138693	1.71949	2.26315	1.46047	2.52217	Along SAPA: P
Recent	37	parallel	1.99261	0.14553	1.70737	2.27784	1.43559	2.54963	Along SAPA: P
Recent	38	parallel	2.04456	0.148621	1.75327	2.33585	1.47571	2.61341	Along SAPA: P
Recent	39	parallel	2.09386	0.15195	1.79604	2.39168	1.51227	2.67545	Along SAPA: P
Recent	40	parallel	2.20935	0.154473	1.90659	2.51212	1.61811	2.8006	Along SAPA: P
Recent	41	parallel	2.27731	0.1434	1.99625	2.55837	1.72845	2.82617	Along SAPA: P
Recent	42	parallel	2.34969	0.142502	2.07039	2.62899	1.80427	2.89512	Along SAPA: P
Recent	43	parallel	2.36873	0.141548	2.09131	2.64616	1.82696	2.91051	Along SAPA: P
Recent	44	parallel	2.29216	0.151264	1.99569	2.58863	1.7132	2.87112	Along SAPA: P
Recent	45	parallel	2.25872	0.16663	1.93213	2.58531	1.62094	2.8965	Along SAPA: P
Recent	46	parallel	2.20452	0.173846	1.86379	2.54525	1.53913	2.86992	Along SAPA: P
Recent	47	parallel	2.15087	0.171573	1.81459	2.48715	1.49417	2.80757	Along SAPA: P
Recent	48	parallel	2.1106	0.17113	1.77519	2.446	1.4556	2.7656	Along SAPA: P
Recent	49	parallel	2.08467	0.162938	1.76531	2.40402	1.46102	2.70831	Along SAPA: P
Recent	50	parallel	2.05481	0.145797	1.76905	2.34057	1.49677	2.61285	Along SAPA: P
Recent	51	parallel	2.05139	0.144809	1.76756	2.33521	1.49713	2.60564	Along SAPA: P
Recent	52	parallel	2.02372	0.145485	1.73858	2.30887	1.46688	2.58056	Along SAPA: P
Recent	53	parallel	2.05516	0.163607	1.7345	2.37582	1.42896	2.68136	Along SAPA: P
Recent	54	parallel	2.03822	0.180825	1.68381	2.39263	1.34611	2.73032	Along SAPA: P
Recent	55	parallel	2.05255	0.181021	1.69775	2.40734	1.35969	2.74541	Along SAPA: P
Recent	56	parallel	2.10604	0.18419	1.74503	2.46705	1.40105	2.81103	Along SAPA: P
Recent	57	parallel	2.13028	0.178011	1.78138	2.47917	1.44894	2.81162	Along SAPA: P
Recent	58	parallel	2.14707	0.167818	1.81815	2.47598	1.50475	2.78939	Along SAPA: P
Recent	59	parallel	2.10501	0.146502	1.81787	2.39215	1.54427	2.66574	Along SAPA: P
Recent	60	parallel	2.02118	0.128754	1.76883	2.27354	1.52837	2.51399	Along SAPA: P
Recent	61	parallel	1.95273	0.122608	1.71242	2.19304	1.48344	2.42201	Along SAPA: P
Recent	62	parallel	1.82863	0.116125	1.60103	2.05623	1.38417	2.2731	Along SAPA: P
Recent	63	parallel	1.74902	0.0952226	1.56238	1.93565	1.38455	2.11348	Along SAPA: P
Recent	64	parallel	1.65199	0.0991373	1.45769	1.8463	1.27254	2.03144	Along SAPA: P
Recent	65	parallel	1.61093	0.104664	1.40579	1.81606	1.21032	2.01153	Along SAPA: P
Recent	66	parallel	1.61365	0.105684	1.40652	1.82079	1.20915	2.01816	Along SAPA: P
Recent	67	parallel	1.61925	0.0992775	1.42467	1.81383	1.23927	1.99924	Along SAPA: P
Recent	68	parallel	1.65551	0.100987	1.45758	1.85344	1.26898	2.04204	Along SAPA: P
Recent	69	parallel	1.63549	0.103631	1.43238	1.8386	1.23884	2.03214	Along SAPA: P
Recent	70	parallel	1.59995	0.105032	1.39409	1.80581	1.19794	2.00196	Along SAPA: P
Recent	71	parallel	1.58915	0.0982576	1.39657	1.78173	1.21307	1.96523	Along SAPA: P
Recent	72	parallel	1.55624	0.110317	1.34002	1.77246	1.134	1.97848	Along SAPA: P
Recent	73	parallel	1.60796	0.115287	1.38201	1.83392	1.1667	2.04923	Along SAPA: P
Recent	74	parallel	1.59121	0.137913	1.3209	1.86151	1.06335	2.11907	Along SAPA: P
Recent	75	parallel	1.58888	0.167561	1.26046	1.91729	0.947537	2.23022	Along SAPA: P
Recent	25	orthogonal	3.90533	0.168021	3.57601	4.23464	3.26223	4.54843	Outside SAPA: O
Recent	26	orthogonal	4.00448	0.174132	3.66319	4.34577	3.33799	4.67097	Outside SAPA: O
Recent	27	orthogonal	4.06052	0.186327	3.69533	4.42572	3.34735	4.77369	Outside SAPA: O
Recent	28	orthogonal	4.12414	0.215817	3.70115	4.54714	3.2981	4.95018	Outside SAPA: O
Recent	29	orthogonal	4.15683	0.224232	3.71734	4.59632	3.29858	5.01508	Outside SAPA: O
Recent	30	orthogonal	4.14469	0.225821	3.70208	4.58729	3.28036	5.00901	Outside SAPA: O
Recent	31	orthogonal	4.09754	0.206252	3.69329	4.50178	3.30811	4.88697	Outside SAPA: O
Recent	32	orthogonal	4.02085	0.187715	3.65293	4.38877	3.30237	4.73933	Outside SAPA: O
Recent	33	orthogonal	3.88505	0.166668	3.55839	4.21171	3.24713	4.52297	Outside SAPA: O
Recent	34	orthogonal	3.7728	0.144015	3.49053	4.05506	3.22158	4.32402	Outside SAPA: O
Recent	35	orthogonal	3.76927	0.144353	3.48634	4.0522	3.21676	4.32178	Outside SAPA: O
Recent	36	orthogonal	3.84706	0.173102	3.50778	4.18633	3.18451	4.5096	Outside SAPA: O
Recent	37	orthogonal	3.88957	0.195565	3.50627	4.27287	3.14105	4.6381	Outside SAPA: O
Recent	38	orthogonal	4.04928	0.21052	3.63666	4.46189	3.24351	4.85504	Outside SAPA: O
Recent	39	orthogonal	4.18129	0.216537	3.75689	4.6057	3.3525	5.01009	Outside SAPA: O
Recent	40	orthogonal	4.28199	0.220638	3.84955	4.71443	3.4375	5.12648	Outside SAPA: O
Recent	41	orthogonal	4.38435	0.22228	3.94869	4.82001	3.53358	5.23513	Outside SAPA: O
Recent	42	orthogonal	4.48793	0.227412	4.04221	4.93365	3.61751	5.35835	Outside SAPA: O
Recent	43	orthogonal	4.48801	0.221296	4.05428	4.92174	3.641	5.33502	Outside SAPA: O
Recent	44	orthogonal	4.36899	0.218428	3.94088	4.79711	3.53296	5.20503	Outside SAPA: O
Recent	45	orthogonal	4.26838	0.215579	3.84585	4.6909	3.44325	5.0935	Outside SAPA: O
Recent	46	orthogonal	4.28967	0.205253	3.88739	4.69196	3.50407	5.07528	Outside SAPA: O
Recent	47	orthogonal	4.38235	0.194111	4.0019	4.7628	3.63939	5.12531	Outside SAPA: O
Recent	48	orthogonal	4.50195	0.212282	4.08588	4.91801	3.68944	5.31445	Outside SAPA: O
Recent	49	orthogonal	4.62657	0.234288	4.16737	5.08577	3.72983	5.52331	Outside SAPA: O
Recent	50	orthogonal	4.73726	0.246825	4.25349	5.22103	3.79254	5.68198	Outside SAPA: O
Recent	51	orthogonal	4.87752	0.267575	4.35308	5.40196	3.85338	5.90167	Outside SAPA: O
Recent	52	orthogonal	5.08187	0.308352	4.47751	5.68623	3.90165	6.26208	Outside SAPA: O
Recent	53	orthogonal	5.27193	0.325113	4.63472	5.90914	4.02756	6.5163	Outside SAPA: O
Recent	54	orthogonal	5.38579	0.32613	4.74659	6.02499	4.13753	6.63405	Outside SAPA: O
Recent	55	orthogonal	5.39114	0.315084	4.77358	6.00869	4.18515	6.59712	Outside SAPA: O
Recent	56	orthogonal	5.41219	0.311423	4.80182	6.02257	4.22022	6.60416	Outside SAPA: O
Recent	57	orthogonal	5.42351	0.310835	4.81429	6.03274	4.23379	6.61323	Outside SAPA: O
Recent	58	orthogonal	5.38568	0.304318	4.78922	5.98213	4.2209	6.55045	Outside SAPA: O
Recent	59	orthogonal	5.35947	0.296398	4.77854	5.9404	4.22501	6.49393	Outside SAPA: O
Recent	60	orthogonal	5.30102	0.296505	4.71988	5.88215	4.16614	6.43589	Outside SAPA: O
Recent	61	orthogonal	5.1863	0.291006	4.61594	5.75666	4.07248	6.30012	Outside SAPA: O
Recent	62	orthogonal	5.06971	0.281251	4.51847	5.62095	3.99323	6.1462	Outside SAPA: O
Recent	63	orthogonal	5.15782	0.286554	4.59619	5.71946	4.06104	6.25461	Outside SAPA: O
Recent	64	orthogonal	5.24008	0.335807	4.58191	5.89825	3.95478	6.52538	Outside SAPA: O
Recent	65	orthogonal	5.25704	0.373183	4.52562	5.98847	3.82869	6.6854	Outside SAPA: O
Recent	66	orthogonal	5.34775	0.404425	4.55509	6.1404	3.79981	6.89568	Outside SAPA: O
Recent	67	orthogonal	5.34903	0.423809	4.51838	6.17968	3.7269	6.97116	Outside SAPA: O
Recent	68	orthogonal	5.38156	0.437273	4.52452	6.2386	3.7079	7.05523	Outside SAPA: O
Recent	69	orthogonal	5.47307	0.429198	4.63186	6.31428	3.83032	7.11583	Outside SAPA: O
Recent	70	orthogonal	5.54253	0.399501	4.75952	6.32553	4.01344	7.07162	Outside SAPA: O
Recent	71	orthogonal	5.48465	0.326613	4.8445	6.1248	4.23454	6.73477	Outside SAPA: O
Recent	72	orthogonal	5.23436	0.320036	4.6071	5.86162	4.00942	6.4593	Outside SAPA: O
Recent	73	orthogonal	5.23938	0.319983	4.61222	5.86653	4.01465	6.46411	Outside SAPA: O
Recent	74	orthogonal	5.2752	0.313969	4.65983	5.89056	4.07348	6.47691	Outside SAPA: O
Recent	75	orthogonal	5.21625	0.304917	4.61862	5.81388	4.04918	6.38332	Outside SAPA: O
Early	25	parallel	1.52207	0.0679692	1.38885	1.65529	1.26192	1.78222	Along SAPA: P
Early	26	parallel	1.55386	0.072207	1.41234	1.69538	1.27749	1.83023	Along SAPA: P
Early	27	parallel	1.57143	0.0715896	1.43111	1.71174	1.29742	1.84543	Along SAPA: P
Early	28	parallel	1.55484	0.0703264	1.417	1.69268	1.28567	1.82401	Along SAPA: P
Early	29	parallel	1.55461	0.0679974	1.42134	1.68788	1.29435	1.81487	Along SAPA: P
Early	30	parallel	1.54258	0.0662458	1.41274	1.67242	1.28902	1.79613	Along SAPA: P
Early	31	parallel	1.55803	0.0627365	1.43507	1.68099	1.31791	1.79815	Along SAPA: P
Early	32	parallel	1.60375	0.0590229	1.48806	1.71943	1.37784	1.82966	Along SAPA: P
Early	33	parallel	1.6445	0.0570899	1.53261	1.75639	1.42599	1.86301	Along SAPA: P
Early	34	parallel	1.7316	0.063451	1.60723	1.85596	1.48874	1.97445	Along SAPA: P
Early	35	parallel	1.81904	0.0695475	1.68273	1.95535	1.55285	2.08523	Along SAPA: P
Early	36	parallel	1.89215	0.0740412	1.74703	2.03727	1.60876	2.17554	Along SAPA: P
Early	37	parallel	1.94821	0.0773003	1.7967	2.09971	1.65234	2.24407	Along SAPA: P
Early	38	parallel	1.95374	0.080079	1.79679	2.11069	1.64724	2.26024	Along SAPA: P
Early	39	parallel	1.94904	0.0774848	1.79718	2.10091	1.65247	2.24562	Along SAPA: P
Early	40	parallel	1.92132	0.0764017	1.77157	2.07106	1.62889	2.21375	Along SAPA: P
Early	41	parallel	1.88675	0.0744683	1.7408	2.03271	1.60172	2.17178	Along SAPA: P
Early	42	parallel	1.83889	0.0733577	1.69511	1.98267	1.55812	2.11967	Along SAPA: P
Early	43	parallel	1.78995	0.0757981	1.64139	1.93851	1.49983	2.08007	Along SAPA: P
Early	44	parallel	1.7489	0.078515	1.59501	1.90278	1.44838	2.04941	Along SAPA: P
Early	45	parallel	1.71651	0.0794688	1.56076	1.87227	1.41235	2.02068	Along SAPA: P
Early	46	parallel	1.6972	0.0778793	1.54456	1.84984	1.39912	1.99529	Along SAPA: P
Early	47	parallel	1.6922	0.0789587	1.53745	1.84696	1.38999	1.99442	Along SAPA: P
Early	48	parallel	1.6811	0.0794052	1.52546	1.83673	1.37717	1.98502	Along SAPA: P
Early	49	parallel	1.66865	0.0796948	1.51245	1.82484	1.36361	1.97368	Along SAPA: P
Early	50	parallel	1.63467	0.0768018	1.48414	1.7852	1.34071	1.92863	Along SAPA: P
Early	51	parallel	1.61391	0.0709867	1.47478	1.75304	1.34221	1.88561	Along SAPA: P
Early	52	parallel	1.60833	0.0680296	1.47499	1.74166	1.34795	1.86871	Along SAPA: P
Early	53	parallel	1.60891	0.0693016	1.47309	1.74474	1.34366	1.87417	Along SAPA: P
Early	54	parallel	1.5863	0.0697244	1.44964	1.72296	1.31943	1.85317	Along SAPA: P
Early	55	parallel	1.54163	0.0716418	1.40121	1.68204	1.26742	1.81584	Along SAPA: P
Early	56	parallel	1.50571	0.0741516	1.36038	1.65105	1.2219	1.78953	Along SAPA: P
Early	57	parallel	1.47383	0.0726488	1.33144	1.61622	1.19577	1.7519	Along SAPA: P
Early	58	parallel	1.44657	0.0733649	1.30278	1.59037	1.16577	1.72738	Along SAPA: P
Early	59	parallel	1.41604	0.071187	1.27651	1.55556	1.14357	1.6885	Along SAPA: P
Early	60	parallel	1.3529	0.0622172	1.23096	1.47484	1.11476	1.59104	Along SAPA: P
Early	61	parallel	1.30315	0.0559911	1.19341	1.41289	1.08885	1.51746	Along SAPA: P
Early	62	parallel	1.29652	0.0519872	1.19463	1.39842	1.09754	1.4955	Along SAPA: P
Early	63	parallel	1.29708	0.0500172	1.19905	1.39511	1.10564	1.48852	Along SAPA: P
Early	64	parallel	1.27937	0.0487519	1.18382	1.37493	1.09278	1.46597	Along SAPA: P
Early	65	parallel	1.25098	0.0540034	1.14514	1.35683	1.04428	1.45768	Along SAPA: P
Early	66	parallel	1.24858	0.0609048	1.12921	1.36795	1.01547	1.48169	Along SAPA: P
Early	67	parallel	1.24687	0.0640767	1.12128	1.37246	1.00162	1.49212	Along SAPA: P
Early	68	parallel	1.25679	0.0688252	1.1219	1.39169	0.993365	1.52022	Along SAPA: P
Early	69	parallel	1.26558	0.0717284	1.12499	1.40616	0.99104	1.54012	Along SAPA: P
Early	70	parallel	1.25829	0.07383	1.11359	1.40299	0.975706	1.54087	Along SAPA: P
Early	71	parallel	1.24938	0.075662	1.10109	1.39767	0.959784	1.53898	Along SAPA: P
Early	72	parallel	1.25136	0.079309	1.09592	1.4068	0.947804	1.55491	Along SAPA: P
Early	73	parallel	1.25287	0.0830902	1.09002	1.41573	0.934847	1.5709	Along SAPA: P
Early	74	parallel	1.25217	0.0859924	1.08362	1.42071	0.92303	1.5813	Along SAPA: P
Early	75	parallel	1.24233	0.0865541	1.07269	1.41198	0.911048	1.57362	Along SAPA: P
Early	25	orthogonal	3.94308	0.137953	3.67269	4.21346	3.41506	4.47109	Outside SAPA: O
Early	26	orthogonal	3.93392	0.146426	3.64694	4.22091	3.37348	4.49437	Outside SAPA: O
Early	27	orthogonal	3.93589	0.147406	3.64698	4.2248	3.37169	4.50008	Outside SAPA: O
Early	28	orthogonal	3.91904	0.145101	3.63465	4.20343	3.36367	4.47441	Outside SAPA: O
Early	29	orthogonal	3.92741	0.139538	3.65392	4.2009	3.39333	4.46149	Outside SAPA: O
Early	30	orthogonal	3.90809	0.126529	3.6601	4.15608	3.4238	4.39238	Outside SAPA: O
Early	31	orthogonal	3.87199	0.11173	3.65301	4.09098	3.44435	4.29964	Outside SAPA: O
Early	32	orthogonal	3.83899	0.0935849	3.65557	4.02242	3.4808	4.19719	Outside SAPA: O
Early	33	orthogonal	3.78847	0.0976034	3.59717	3.97977	3.4149	4.16205	Outside SAPA: O
Early	34	orthogonal	3.80501	0.098327	3.6123	3.99773	3.42867	4.18136	Outside SAPA: O
Early	35	orthogonal	3.81084	0.101155	3.61258	4.0091	3.42367	4.19801	Outside SAPA: O
Early	36	orthogonal	3.83153	0.106565	3.62266	4.04039	3.42365	4.23941	Outside SAPA: O
Early	37	orthogonal	3.90351	0.111342	3.68528	4.12173	3.47734	4.32967	Outside SAPA: O
Early	38	orthogonal	3.94949	0.115033	3.72403	4.17495	3.5092	4.38978	Outside SAPA: O
Early	39	orthogonal	4.01184	0.118611	3.77937	4.24431	3.55786	4.46582	Outside SAPA: O
Early	40	orthogonal	4.08977	0.129101	3.83674	4.34281	3.59564	4.58391	Outside SAPA: O
Early	41	orthogonal	4.12114	0.139602	3.84752	4.39475	3.58681	4.65546	Outside SAPA: O
Early	42	orthogonal	4.15671	0.146716	3.86915	4.44426	3.59515	4.71826	Outside SAPA: O
Early	43	orthogonal	4.18444	0.145868	3.89855	4.47034	3.62613	4.74275	Outside SAPA: O
Early	44	orthogonal	4.18971	0.140587	3.91416	4.46525	3.65161	4.7278	Outside SAPA: O
Early	45	orthogonal	4.21224	0.136467	3.94477	4.47971	3.68991	4.73456	Outside SAPA: O
Early	46	orthogonal	4.22549	0.132906	3.965	4.48598	3.71679	4.73419	Outside SAPA: O
Early	47	orthogonal	4.25318	0.128852	4.00064	4.50573	3.76	4.74636	Outside SAPA: O
Early	48	orthogonal	4.27444	0.123102	4.03316	4.51571	3.80326	4.74561	Outside SAPA: O
Early	49	orthogonal	4.29431	0.119008	4.06106	4.52756	3.83881	4.74981	Outside SAPA: O
Early	50	orthogonal	4.36454	0.119876	4.12958	4.59949	3.90571	4.82336	Outside SAPA: O
Early	51	orthogonal	4.39874	0.122487	4.15867	4.63881	3.92992	4.86756	Outside SAPA: O
Early	52	orthogonal	4.44956	0.130186	4.1944	4.70472	3.95127	4.94784	Outside SAPA: O
Early	53	orthogonal	4.47604	0.137607	4.20634	4.74575	3.94935	5.00273	Outside SAPA: O
Early	54	orthogonal	4.53816	0.142805	4.25827	4.81806	3.99158	5.08475	Outside SAPA: O
Early	55	orthogonal	4.62452	0.153506	4.32365	4.92538	4.03697	5.21206	Outside SAPA: O
Early	56	orthogonal	4.73196	0.167186	4.40428	5.05963	4.09205	5.37186	Outside SAPA: O
Early	57	orthogonal	4.82794	0.17243	4.48998	5.16589	4.16796	5.48791	Outside SAPA: O
Early	58	orthogonal	4.95353	0.175302	4.60994	5.29711	4.28256	5.6245	Outside SAPA: O
Early	59	orthogonal	5.04664	0.173412	4.70675	5.38652	4.3829	5.71037	Outside SAPA: O
Early	60	orthogonal	5.11502	0.167335	4.78705	5.44299	4.47455	5.75549	Outside SAPA: O
Early	61	orthogonal	5.15825	0.157424	4.8497	5.46679	4.55571	5.76079	Outside SAPA: O
Early	62	orthogonal	5.214	0.152666	4.91478	5.51322	4.62967	5.79833	Outside SAPA: O
Early	63	orthogonal	5.21457	0.15316	4.91439	5.51476	4.62836	5.80079	Outside SAPA: O
Early	64	orthogonal	5.32002	0.166165	4.99434	5.64569	4.68402	5.95601	Outside SAPA: O
Early	65	orthogonal	5.34023	0.185654	4.97635	5.7041	4.62964	6.05082	Outside SAPA: O
Early	66	orthogonal	5.37319	0.192281	4.99632	5.75005	4.63723	6.10914	Outside SAPA: O
Early	67	orthogonal	5.40342	0.190585	5.02988	5.77696	4.67395	6.13288	Outside SAPA: O
Early	68	orthogonal	5.44748	0.192781	5.06963	5.82532	4.70961	6.18534	Outside SAPA: O
Early	69	orthogonal	5.51815	0.205158	5.11605	5.92025	4.73291	6.30339	Outside SAPA: O
Early	70	orthogonal	5.57927	0.213863	5.1601	5.99843	4.76071	6.39783	Outside SAPA: O
Early	71	orthogonal	5.66403	0.22602	5.22104	6.10702	4.79894	6.52912	Outside SAPA: O
Early	72	orthogonal	5.75497	0.235264	5.29386	6.21608	4.8545	6.65545	Outside SAPA: O
Early	73	orthogonal	5.81322	0.249838	5.32354	6.30289	4.85696	6.76947	Outside SAPA: O
Early	74	orthogonal	5.88289	0.258296	5.37664	6.38914	4.89426	6.87152	Outside SAPA: O
Early	75	orthogonal	5.93882	0.263957	5.42148	6.45617	4.92853	6.94912	Outside SAPA: O

### Sheet: Panel c
cohort	kind	endpoint_or_axis	metric	averaging	primary	estimate	SE_fraction	lower	upper	simultaneous_lower_fraction	simultaneous_upper_fraction	critical_maxz	source
ELSA_MI	structure	SAPA	F	sex50_50	TRUE	-5.35312	0.00841439	-7.57678	-3.12946	-0.0757678	-0.0312946	2.64269	ELSA
CHARLS_Stroke	structure	SAPA	F	sex50_50	TRUE	-2.20348	0.00703245	-4.06194	-0.345025	-0.0406194	-0.00345025	2.64269	CHARLS

### Sheet: Panel d
category	variant	population	metric	target	contrast	estimate	se	lower	upper	df	p	within_var	between_var	imputation_var_fraction	p_Holm_primary	study_period	period
mean	DXA	all	logFat	SAPA	delta70_40	-0.0307396	0.0151318	-0.0617622	0.000283067	27.4797	0.0519828	0.000223995	4.14806e-06	0.0217392	0.155948	2001-2004	2001-2004
mean	DXA	all	logRatio	SAPA	delta70_40	-0.00625646	0.0169325	-0.0412751	0.0287622	23.1064	0.715125	0.000254083	2.71896e-05	0.113799	0.715125	2001-2004	2001-2004
mean	DXA	all	logLean	SAPA	delta70_40	-0.0366582	0.0305242	-0.0993059	0.0259896	26.8425	0.24026	0.000896196	2.96106e-05	0.0381363	0.48052	2001-2004	2001-2004
mean	DXA	all	logFat	SAPA	delta70_40	0.00314698	0.0210079	-0.0427949	0.0490889	11.6134	0.883493	0.000418238	1.9246e-05	0.0523306	1	1999-2000	1999-2000
mean	DXA	all	logRatio	SAPA	delta70_40	-0.0034443	0.0235233	-0.0550055	0.0481169	11.3857	0.88615	0.000516526	3.06825e-05	0.0665388	1	1999-2000	1999-2000
mean	DXA	all	logLean	SAPA	delta70_40	0.0165641	0.0554652	-0.104667	0.137795	11.6675	0.770467	0.00292605	0.000125277	0.0488664	1	1999-2000	1999-2000

### Sheet: Panel e
category	variant	population	metric	target	contrast	estimate	se	lower	upper	df	p	within_var	between_var	imputation_var_fraction	p_Holm_primary	study_period	age
mean	DXA	all	Total fat	All eight	age40	0.15675	0.0100068	0.136215	0.177284	26.9341	4.70577e-15	9.65398e-05	2.99607e-06	0.0359044		2001-2004	40
mean	DXA	all	Total fat	BMI term removed	age40	0.102743	0.00999926	0.0822183	0.123268	26.7768	8.67119e-11	9.60141e-05	3.30917e-06	0.0397159		2001-2004	40
mean	DXA	all	Trunk:leg fat ratio	All eight	age40	0.147647	0.00840719	0.130367	0.164927	26.0487	5.85767e-16	6.67053e-05	3.31298e-06	0.0562469		2001-2004	40
mean	DXA	all	Trunk:leg fat ratio	BMI term removed	age40	0.152555	0.00822109	0.135637	0.169473	25.4043	2.7345e-16	6.28698e-05	3.93046e-06	0.0697856		2001-2004	40
mean	DXA	all	Non-bone lean mass	All eight	age40	0.169107	0.0264327	0.114881	0.223333	27.1026	7.34247e-07	0.00067654	1.84577e-05	0.0317011		2001-2004	40
mean	DXA	all	Non-bone lean mass	BMI term removed	age40	0.0360306	0.0254545	-0.0162104	0.0882716	26.8611	0.168416	0.000623515	2.03483e-05	0.0376859		2001-2004	40
mean	DXA	all	Total fat	All eight	age70	0.12601	0.0199584	0.0850906	0.16693	27.4558	8.62659e-07	0.000389417	7.43409e-06	0.0223953		2001-2004	70
mean	DXA	all	Total fat	BMI term removed	age70	0.0668532	0.0203893	0.0250452	0.108661	27.3832	0.00283741	0.000405591	8.44308e-06	0.0243713		2001-2004	70
mean	DXA	all	Trunk:leg fat ratio	All eight	age70	0.141391	0.0175475	0.105029	0.177752	22.3192	4.71889e-08	0.000268458	3.28814e-05	0.128145		2001-2004	70
mean	DXA	all	Trunk:leg fat ratio	BMI term removed	age70	0.146429	0.0176162	0.109925	0.182932	22.3183	2.7849e-08	0.00027056	3.31435e-05	0.12816		2001-2004	70
mean	DXA	all	Non-bone lean mass	All eight	age70	0.132449	0.0456	0.0389869	0.225911	27.6409	0.00715445	0.00204362	2.97801e-05	0.0171862		2001-2004	70
mean	DXA	all	Non-bone lean mass	BMI term removed	age70	0.00660386	0.0460291	-0.0877521	0.10096	27.5484	0.886962	0.00207668	3.50008e-05	0.0198242		2001-2004	70
mean	DXA	all	Total fat	All eight	age40	0.157113	0.0143233	0.125286	0.188941	10.2046	5.67375e-07	0.000177634	2.29356e-05	0.134155		1999-2000	40
mean	DXA	all	Total fat	BMI term removed	age40	0.104917	0.0146776	0.0724673	0.137368	10.6115	2.27167e-05	0.000191387	2.00382e-05	0.111616		1999-2000	40
mean	DXA	all	Trunk:leg fat ratio	All eight	age40	0.130343	0.0137649	0.0997046	0.16098	10.0778	2.4679e-06	0.000162738	2.22781e-05	0.141096		1999-2000	40
mean	DXA	all	Trunk:leg fat ratio	BMI term removed	age40	0.13256	0.0138755	0.101518	0.163601	9.71162	2.99992e-06	0.000161531	2.58332e-05	0.161012		1999-2000	40
mean	DXA	all	Non-bone lean mass	All eight	age40	0.184015	0.0479198	0.0791815	0.288848	11.5767	0.00250656	0.00217079	0.000104605	0.0546641		1999-2000	40
mean	DXA	all	Non-bone lean mass	BMI term removed	age40	0.0595851	0.0467498	-0.0425591	0.161729	11.7053	0.227188	0.00208409	8.45403e-05	0.0464179		1999-2000	40
mean	DXA	all	Total fat	All eight	age70	0.16026	0.0236598	0.108745	0.211776	12.0743	1.9154e-05	0.000547902	9.90274e-06	0.0212283		1999-2000	70
mean	DXA	all	Total fat	BMI term removed	age70	0.0967712	0.0237176	0.0451516	0.148391	12.1198	0.00149549	0.000552444	8.3994e-06	0.017918		1999-2000	70
mean	DXA	all	Trunk:leg fat ratio	All eight	age70	0.126898	0.0208345	0.0802043	0.173592	9.58797	0.00013956	0.000361274	6.06674e-05	0.167715		1999-2000	70
mean	DXA	all	Trunk:leg fat ratio	BMI term removed	age70	0.132079	0.0200595	0.0872991	0.176858	9.86292	6.61308e-05	0.000340899	5.12368e-05	0.1528		1999-2000	70
mean	DXA	all	Non-bone lean mass	All eight	age70	0.200579	0.0688781	0.0508008	0.350357	12.2164	0.0128192	0.0046934	4.23321e-05	0.0107075		1999-2000	70
mean	DXA	all	Non-bone lean mass	BMI term removed	age70	0.087689	0.0705096	-0.065662	0.24104	12.1981	0.237001	0.00491149	5.00977e-05	0.0120921		1999-2000	70

### Sheet: Panel f
category	variant	population	metric	target	contrast	estimate	se	lower	upper	df	p	within_var	between_var	imputation_var_fraction	p_Holm_primary	study_period	period
structure	DXA	all	B	adjusted	delta	-0.427864	0.0832851	-0.598417	-0.257312	28.1818	1.87174e-05	0.0069364	0	0		2001-2004	2001-2004
structure	DXA	all	B	fitted	delta	-0.440388	0.0730497	-0.590035	-0.290741	27.9512	1.70645e-06	0.00529483	3.45238e-05	0.0077636		2001-2004	2001-2004
structure	DXA	all	B	residual	delta	0.0125234	0.0418037	-0.0731909	0.0982378	27.4078	0.766759	0.00170612	3.45238e-05	0.0237067		2001-2004	2001-2004
structure	DXA	all	B	mapping	delta	-0.296971	0.0641933	-0.428523	-0.165419	27.7298	7.86085e-05	0.00406067	5.00878e-05	0.0145859		2001-2004	2001-2004
structure	DXA	all	B	distribution	delta	-0.143417	0.0323421	-0.209751	-0.0770832	27.2342	0.000136866	0.00101639	2.46858e-05	0.02832		2001-2004	2001-2004
structure	DXA	all	B	adjusted	delta	-0.306826	0.147372	-0.626908	0.0132565	12.3529	0.0587645	0.0217186	0	0		1999-2000	1999-2000
structure	DXA	all	B	fitted	delta	-0.278927	0.108375	-0.514644	-0.0432107	12.1925	0.0241204	0.0115982	0.000122489	0.0125146		1999-2000	1999-2000
structure	DXA	all	B	residual	delta	-0.0278986	0.0771347	-0.195921	0.140124	12.0257	0.723861	0.00580278	0.000122489	0.0247046		1999-2000	1999-2000
structure	DXA	all	B	mapping	delta	-0.100575	0.105895	-0.331031	0.129882	12.1279	0.360781	0.0110196	0.000161887	0.0173236		1999-2000	1999-2000
structure	DXA	all	B	distribution	delta	-0.178353	0.0591813	-0.307064	-0.0496413	12.1995	0.0106134	0.00346045	3.49817e-05	0.0119854		1999-2000	1999-2000

### Sheet: Panel g
category	metric	term	contrast	estimate	se	lower	upper	df	within_var	between_var	imputation_var_fraction	period
contribution	B	fat_variance	delta	-0.0321378	0.0139838	-0.060819	-0.00345653	27.2242	0.000189957	4.6571e-06	0.0285791	2001-2004
contribution	B	ratio_variance	delta	-0.00280663	0.00781439	-0.0191971	0.0135839	18.4224	4.88805e-05	1.01535e-05	0.199529	2001-2004
contribution	B	lean_variance	delta	0.000668698	0.00464981	-0.00885873	0.0101961	27.8228	2.13659e-05	2.12346e-07	0.0117857	2001-2004
contribution	B	fat_ratio_covariance	delta	-0.0579889	0.0151416	-0.089062	-0.0269158	26.9047	0.00022087	6.99744e-06	0.0366251	2001-2004
contribution	B	fat_lean_covariance	delta	-0.0207564	0.00965432	-0.0405462	-0.000966497	27.5704	9.14162e-05	1.49142e-06	0.0192016	2001-2004
contribution	B	ratio_lean_covariance	delta	-0.030396	0.00999064	-0.0509483	-0.00984363	25.5837	9.32157e-05	5.49769e-06	0.0660959	2001-2004
contribution	B	fat_variance	delta	-0.0383673	0.0230065	-0.0887984	0.0120638	11.3805	0.000493911	2.94891e-05	0.0668564	1999-2000
contribution	B	ratio_variance	delta	-0.00425873	0.00697411	-0.0197256	0.0112081	10.3576	4.25226e-05	5.09635e-06	0.125737	1999-2000
contribution	B	lean_variance	delta	-0.00653315	0.0121193	-0.0330188	0.0199525	11.6821	0.000139839	5.86579e-06	0.0479239	1999-2000
contribution	B	fat_ratio_covariance	delta	-0.0710681	0.0305949	-0.137593	-0.00454372	12.2255	0.000926674	7.81087e-06	0.0100134	1999-2000
contribution	B	fat_lean_covariance	delta	-0.0353412	0.023556	-0.0866465	0.0159642	12.0397	0.000541733	1.09604e-05	0.0237031	1999-2000
contribution	B	ratio_lean_covariance	delta	-0.0227842	0.0123039	-0.0500405	0.0044721	10.448	0.000133109	1.52308e-05	0.12073	1999-2000

### Sheet: Panel h
category	metric	term	contrast	estimate	se	lower	upper	df	within_var	between_var	imputation_var_fraction	period
contribution	B_without_BMI	fat_variance	delta	-0.0128941	0.00742357	-0.0281673	0.00237911	25.5252	5.14001e-05	3.09101e-06	0.0673064	2001-2004
contribution	B_without_BMI	ratio_variance	delta	-0.00312511	0.00860054	-0.0211489	0.0148987	18.6531	5.95332e-05	1.20301e-05	0.195163	2001-2004
contribution	B_without_BMI	lean_variance	delta	0.00141677	0.00203064	-0.00274599	0.00557953	27.5316	4.0398e-06	6.97402e-08	0.0202955	2001-2004
contribution	B_without_BMI	fat_ratio_covariance	delta	-0.0330116	0.0113275	-0.0562655	-0.00975765	26.708	0.000123006	4.4215e-06	0.0413509	2001-2004
contribution	B_without_BMI	fat_lean_covariance	delta	-0.0021812	0.00668934	-0.0159475	0.0115851	25.3881	4.16097e-05	2.6146e-06	0.0701164	2001-2004
contribution	B_without_BMI	ratio_lean_covariance	delta	-0.00398524	0.0082798	-0.0209692	0.0129987	27.1647	6.64904e-05	1.72054e-06	0.0301166	2001-2004
contribution	B_without_BMI	fat_variance	delta	-0.0153638	0.0127846	-0.0434553	0.0127277	11.1538	0.000150295	1.09601e-05	0.0804671	1999-2000
contribution	B_without_BMI	ratio_variance	delta	-0.00460052	0.00770094	-0.021709	0.0125079	10.2216	5.14037e-05	6.58393e-06	0.133223	1999-2000
contribution	B_without_BMI	lean_variance	delta	-0.00262692	0.0060795	-0.0159646	0.0107108	11.3001	3.4309e-05	2.20946e-06	0.0717349	1999-2000
contribution	B_without_BMI	fat_ratio_covariance	delta	-0.0421431	0.0209207	-0.087597	0.00331073	12.3135	0.000436292	1.15257e-06	0.00316007	1999-2000
contribution	B_without_BMI	fat_lean_covariance	delta	-0.0079467	0.014455	-0.0396041	0.0237107	11.4681	0.000196104	1.07018e-05	0.0614618	1999-2000
contribution	B_without_BMI	ratio_lean_covariance	delta	-0.00709318	0.00909231	-0.0272656	0.0130792	10.3267	7.21343e-05	8.7798e-06	0.127444	1999-2000

### Sheet: Panel i
metric	quantity	contrast	estimate	se	lower	upper	df	source_var	target_var	interval_method	model	x	subdisplay
B_without_BMI	observed	mid	0.484203	0.0721573	0.329441	0.638965	14	0	0.00520668	two-sample replication; finite Welch t	Observed	0.85	age levels
B_without_BMI	observed	old	0.31747	0.0952167	0.11325	0.521689	14	0	0.00906622	two-sample replication; finite Welch t	Observed	1.85	age levels
B_without_BMI	simple	mid	0.496656	0.036918	0.421259	0.572053	30	0.00136294	0	two-sample replication; finite Welch t	Source copy	1	age levels
B_without_BMI	simple	old	0.297031	0.0397946	0.21576	0.378303	30	0.00158361	0	two-sample replication; finite Welch t	Source copy	2	age levels
B_without_BMI	adapt	mid	0.516282	0.0484133	0.418615	0.613949	42.5139	0.00139397	0.000949877	two-sample replication; finite Welch t	Distribution adapted	1.15	age levels
B_without_BMI	adapt	old	0.30235	0.0395038	0.221832	0.382868	31.4861	0.00152225	3.83042e-05	two-sample replication; finite Welch t	Distribution adapted	2.15	age levels
B_without_BMI	observed	delta	-0.166733	0.112523	-0.408072	0.0746046	14	0	0.0126615	two-sample replication; finite Welch t	Observed		age contrast
B_without_BMI	simple	delta	-0.199625	0.058742	-0.319592	-0.0796574	30	0.00345063	0	two-sample replication; finite Welch t	Source copy		age contrast
B_without_BMI	adapt	delta	-0.213932	0.060794	-0.336676	-0.0911877	41.3538	0.0029554	0.00074051	two-sample replication; finite Welch t	Distribution adapted		age contrast
