## Supplementary tables, figure source data and SAPA calculator for "A shared cardiovascular and cerebrovascular risk marker phenotype: physiological context and prognosis": Source_Data_Supplementary_Figure_1.xlsx

### Sheet: Read me
Supplementary Figure 1 source data
Panel	Worksheet	Contents	Units and interpretation
a	Panel a	NHANES associations	Stroke-history OR and mortality HRs are distinct estimands.
b,c	Panel b_c	Four-year probabilities	Full-cohort interval-observation models; distinct from lower-category Cox analyses.
Each data sheet corresponds to the named panel. Empty cells preserve missing source values. Native estimates and interval endpoints retain the saved precision; display conversions are stated above.
a, NHANES stroke-history odds ratio (OR) and mortality hazard ratios (HRs), per analysis-specific SAPA SD. Points and bars show estimates and 95% confidence intervals. Stroke history includes 4,256 participants/170 reports. Mortality analyses include 6,573 people without prior CVD and 1,043 with prior CVD; outcome-specific death counts are printed. The distinct OR and HR estimates are not pooled.…
b,c, Mean four-year model probabilities by cohort- and endpoint-specific SAPA quartile for ELSA (b) and CHARLS (c). ELSA stroke/MI include 3,956/3,941 participants; CHARLS stroke/broad heart disease include 6,628/5,455. Lines connect quartile means; bands are conditional 95% percentile intervals from 500 household/community resamples with fitted predictions and cutoffs fixed. CHARLS probabilities…

### Sheet: Panel a
estimate	lower	upper	label	cohort	type	n	events
1.4398	1.09138	1.89946	NHANES: stroke history	NHANES	OR	4256	170
1.08607	0.986148	1.19613	No CVD: all-cause death	NHANES	HR	6573	804
1.09309	0.857414	1.39354	No CVD: CVD death	NHANES	HR	6573	215
1.1613	0.901076	1.49667	No CVD: heart death	NHANES	HR	6573	174
1.1452	0.978708	1.34002	Prior CVD: all-cause death	NHANES	HR	1043	344
1.15401	0.892927	1.49143	Prior CVD: CVD death	NHANES	HR	1043	146
1.23903	0.888358	1.72813	Prior CVD: heart death	NHANES	HR	1043	115

### Sheet: Panel b_c
cohort	quartile	n	estimate	lower	upper	reference	horizon_years	bootstrap
ELSA: MI	1	985	0.743816	0.708652	0.783004	D; frozen held-out model	4	500
ELSA: MI	2	985	1.21121	1.1578	1.26929	D; frozen held-out model	4	500
ELSA: MI	3	985	1.65849	1.59515	1.72073	D; frozen held-out model	4	500
ELSA: MI	4	986	2.63056	2.52732	2.75343	D; frozen held-out model	4	500
ELSA: stroke	1	989	1.30153	1.24273	1.36283	D; frozen held-out model	4	500
ELSA: stroke	2	989	2.02466	1.95092	2.10453	D; frozen held-out model	4	500
ELSA: stroke	3	989	2.53006	2.42678	2.62623	D; frozen held-out model	4	500
ELSA: stroke	4	989	3.44272	3.29214	3.6174	D; frozen held-out model	4	500
CHARLS: stroke	1	1657	2.59624	2.5371	2.65975	D; first-report history; held-out	4	500
CHARLS: stroke	2	1657	3.64173	3.55448	3.73281	D; first-report history; held-out	4	500
CHARLS: stroke	3	1657	4.94334	4.84311	5.05216	D; first-report history; held-out	4	500
CHARLS: stroke	4	1657	8.08347	7.87938	8.27891	D; first-report history; held-out	4	500
CHARLS: heart disease	1	1364	6.49374	6.40595	6.58204	D; frozen held-out model	4	500
CHARLS: heart disease	2	1364	7.55058	7.43373	7.66814	D; frozen held-out model	4	500
CHARLS: heart disease	3	1363	8.72867	8.57957	8.86886	D; frozen held-out model	4	500
CHARLS: heart disease	4	1364	10.871	10.6778	11.0821	D; frozen held-out model	4	500
