## Supplementary tables, figure source data and SAPA calculator for "A shared cardiovascular and cerebrovascular risk marker phenotype: physiological context and prognosis": Source_Data_Supplementary_Figure_2.xlsx

### Sheet: Read me
Supplementary Figure 2 source data
Panel	Worksheet	Contents	Units and interpretation
a	Panel a	Within-person score change	Fixed-reference units per 10-cm waist difference/change; 999 household-resample pointwise limits.
b	Panel b	Between and within contrasts	Fixed-reference units per 10-cm waist difference/change; 999 household-resample pointwise limits.
c	Panel c	Individual marker changes	Fixed-reference units per 10-cm waist difference/change; 999 household-resample pointwise limits.
d	Panel d	Population comparisons	Fixed-reference units per 10-cm waist difference/change; 999 household-resample pointwise limits.
Each data sheet corresponds to the named panel. Empty cells preserve missing source values. Native estimates and interval endpoints retain the saved precision; display conversions are stated above.
a, Associations per 10-cm waist increase for the clinical SAPA score Q, Q omitting BMI, and BMI-omitted Q conditioned on BMI change. The English Longitudinal Study of Ageing (ELSA), waves 4 to 6, included 2,959 participants; the China Health and Retirement Longitudinal Study (CHARLS), waves 1 to 3, included 5,207 with both waists within the prespecified 40–200 cm review range. b, Between-person (…
ELSA is grey-blue and CHARLS coral throughout. Points and bars show estimates and pointwise 95% percentile intervals from 999 household bootstrap resamples. All regressions include baseline age, sex, smoking and visit interval and retain follow-up blood-sampling weights. Related models share resamples. Q uses the frozen six-decimal weights without further score-SD scaling. ELSA uses its recorded …

### Sheet: Panel a
label	cohort	model	sample	frame	n	BMI_condition	medication_adjusted	type	outcome	estimate	bootstrap_se	lower	upper
Complete Q	ELSA	ELSA_main__NoBMI	ELSA_main	ELSA_W4_W6	2959	FALSE	FALSE	within	Q	0.450195	0.0552273	0.344387	0.5519
Complete Q	CHARLS	CHARLS_main__NoBMI	CHARLS_main	CHARLS_W1_W3	5207	FALSE	FALSE	within	Q	0.274986	0.0341918	0.206983	0.340237
Q without BMI	ELSA	ELSA_main__NoBMI	ELSA_main	ELSA_W4_W6	2959	FALSE	FALSE	within	Q_without_BMI	0.350803	0.0455211	0.263606	0.437057
Q without BMI	CHARLS	CHARLS_main__NoBMI	CHARLS_main	CHARLS_W1_W3	5207	FALSE	FALSE	within	Q_without_BMI	0.198429	0.0337621	0.1317	0.263557
Q without BMI + BMI change	ELSA	ELSA_main__BMI	ELSA_main	ELSA_W4_W6	2959	TRUE	FALSE	within	Q_without_BMI	0.216849	0.0477568	0.127568	0.312383
Q without BMI + BMI change	CHARLS	CHARLS_main__BMI	CHARLS_main	CHARLS_W1_W3	5207	TRUE	FALSE	within	Q_without_BMI	0.171138	0.033984	0.105046	0.233767

### Sheet: Panel b
label	cohort	model	sample	frame	n	BMI_condition	medication_adjusted	type	outcome	estimate	bootstrap_se	lower	upper
ELSA W4 to W6	ELSA	ELSA_main__BMI	ELSA_main	ELSA_W4_W6	2959	TRUE	FALSE	between	Q_without_BMI	0.34051	0.0391984	0.263354	0.414737
ELSA W4 to W6	ELSA	ELSA_main__BMI	ELSA_main	ELSA_W4_W6	2959	TRUE	FALSE	within	Q_without_BMI	0.216849	0.0477568	0.127568	0.312383
ELSA W2 to W4	ELSA	ELSA_earlier__BMI	ELSA_earlier	ELSA_W2_W4	2246	TRUE	FALSE	between	Q_without_BMI	0.32193	0.0405141	0.239369	0.399184
ELSA W2 to W4	ELSA	ELSA_earlier__BMI	ELSA_earlier	ELSA_W2_W4	2246	TRUE	FALSE	within	Q_without_BMI	0.272977	0.0665307	0.115625	0.372564
CHARLS W1 to W3	CHARLS	CHARLS_main__BMI	CHARLS_main	CHARLS_W1_W3	5207	TRUE	FALSE	between	Q_without_BMI	0.541272	0.0359676	0.47339	0.614463
CHARLS W1 to W3	CHARLS	CHARLS_main__BMI	CHARLS_main	CHARLS_W1_W3	5207	TRUE	FALSE	within	Q_without_BMI	0.171138	0.033984	0.105046	0.233767

### Sheet: Panel c
label	cohort	model	sample	frame	n	BMI_condition	medication_adjusted	type	outcome	estimate	bootstrap_se	lower	upper
SBP	ELSA	ELSA_main__BMI	ELSA_main	ELSA_W4_W6	2959	TRUE	FALSE	within	SBP	0.023809	0.0353094	-0.045258	0.0979916
SBP	CHARLS	CHARLS_main__BMI	CHARLS_main	CHARLS_W1_W3	5207	TRUE	FALSE	within	SBP	0.0303205	0.0292589	-0.0278122	0.0872254
DBP	ELSA	ELSA_main__BMI	ELSA_main	ELSA_W4_W6	2959	TRUE	FALSE	within	DBP	0.0906874	0.0435678	0.012977	0.180143
DBP	CHARLS	CHARLS_main__BMI	CHARLS_main	CHARLS_W1_W3	5207	TRUE	FALSE	within	DBP	0.00410354	0.0259863	-0.0454717	0.0550253
LDL	ELSA	ELSA_main__BMI	ELSA_main	ELSA_W4_W6	2959	TRUE	FALSE	within	LDL	0.0175795	0.0297922	-0.0425351	0.075378
LDL	CHARLS	CHARLS_main__BMI	CHARLS_main	CHARLS_W1_W3	5207	TRUE	FALSE	within	LDL	0.0361095	0.0228013	-0.0083191	0.0802271
HDL	ELSA	ELSA_main__BMI	ELSA_main	ELSA_W4_W6	2959	TRUE	FALSE	within	HDL	-0.0522179	0.0228459	-0.09108	-0.00152553
HDL	CHARLS	CHARLS_main__BMI	CHARLS_main	CHARLS_W1_W3	5207	TRUE	FALSE	within	HDL	-0.0767237	0.0188651	-0.110563	-0.0382441
lnTG	ELSA	ELSA_main__BMI	ELSA_main	ELSA_W4_W6	2959	TRUE	FALSE	within	lnTG	0.154913	0.0288728	0.0985726	0.209101
lnTG	CHARLS	CHARLS_main__BMI	CHARLS_main	CHARLS_W1_W3	5207	TRUE	FALSE	within	lnTG	0.139033	0.0226208	0.0926982	0.184514
HbA1c	ELSA	ELSA_main__BMI	ELSA_main	ELSA_W4_W6	2959	TRUE	FALSE	within	HbA1c	0.0433417	0.015131	0.014107	0.0744858
HbA1c	CHARLS	CHARLS_main__BMI	CHARLS_main	CHARLS_W1_W3	5207	TRUE	FALSE	within	HbA1c	-0.0395532	0.0314184	-0.108519	0.017625
BMI	ELSA	ELSA_main__BMI	ELSA_main	ELSA_W4_W6	2959	TRUE	FALSE	within	BMI	2.52423e-16	5.87152e-16	-9.16595e-16	1.53454e-15
BMI	CHARLS	CHARLS_main__BMI	CHARLS_main	CHARLS_W1_W3	5207	TRUE	FALSE	within	BMI	-2.09124e-18	6.59146e-16	-1.46885e-15	1.13941e-15
lnCRP	ELSA	ELSA_main__BMI	ELSA_main	ELSA_W4_W6	2959	TRUE	FALSE	within	lnCRP	0.0870258	0.0282711	0.0290629	0.142394
lnCRP	CHARLS	CHARLS_main__BMI	CHARLS_main	CHARLS_W1_W3	5207	TRUE	FALSE	within	lnCRP	0.102719	0.0235015	0.0565057	0.147148

### Sheet: Panel d
label	cohort	model	sample	frame	n	BMI_condition	medication_adjusted	type	outcome	estimate	bootstrap_se	lower	upper
Primary	ELSA	ELSA_main__BMI	ELSA_main	ELSA_W4_W6	2959	TRUE	FALSE	within	Q_without_BMI	0.216849	0.0477568	0.127568	0.312383
Medication complete	ELSA	ELSA_med_unadjusted__BMI	ELSA_med_unadjusted	ELSA_W4_W6	2913	TRUE	FALSE	within	Q_without_BMI	0.219231	0.0479545	0.130195	0.315934
Medication adjusted	ELSA	ELSA_med_adjusted__BMI	ELSA_med_adjusted	ELSA_W4_W6	2913	TRUE	TRUE	within	Q_without_BMI	0.226957	0.048143	0.138837	0.323584
Medication unchanged	ELSA	ELSA_med_unchanged__BMI	ELSA_med_unchanged	ELSA_W4_W6	2338	TRUE	FALSE	within	Q_without_BMI	0.200997	0.0505033	0.109618	0.302927
Fasting both visits	ELSA	ELSA_fasting__BMI	ELSA_fasting	ELSA_W4_W6	1623	TRUE	FALSE	within	Q_without_BMI	0.262729	0.072693	0.0944835	0.366565
Measured weight	ELSA	ELSA_direct_weight__BMI	ELSA_direct_weight	ELSA_W4_W6	2951	TRUE	FALSE	within	Q_without_BMI	0.216435	0.0480796	0.127318	0.312858
Waists 40 to 200 cm	CHARLS	CHARLS_main__BMI	CHARLS_main	CHARLS_W1_W3	5207	TRUE	FALSE	within	Q_without_BMI	0.171138	0.033984	0.105046	0.233767
All positive waists	CHARLS	CHARLS_positive__BMI	CHARLS_positive	CHARLS_W1_W3	5404	TRUE	FALSE	within	Q_without_BMI	0.0260553	0.0141781	-0.000358639	0.0552234
Medication adjusted	CHARLS	CHARLS_med_adjusted__BMI	CHARLS_med_adjusted	CHARLS_W1_W3	4577	TRUE	TRUE	within	Q_without_BMI	0.181366	0.0338629	0.11305	0.247128
Medication unchanged	CHARLS	CHARLS_med_unchanged__BMI	CHARLS_med_unchanged	CHARLS_W1_W3	3710	TRUE	FALSE	within	Q_without_BMI	0.174167	0.0331754	0.110041	0.236798
Source codes = 1	CHARLS	CHARLS_fasting__BMI	CHARLS_fasting	CHARLS_W1_W3	4018	TRUE	FALSE	within	Q_without_BMI	0.138348	0.0391515	0.0630752	0.21287
No TG top-coding	CHARLS	CHARLS_no_TG_topcode__BMI	CHARLS_no_TG_topcode	CHARLS_W1_W3	5137	TRUE	FALSE	within	Q_without_BMI	0.171362	0.0341886	0.103082	0.234677
