## Supplementary tables, figure source data and SAPA calculator for "A shared cardiovascular and cerebrovascular risk marker phenotype: physiological context and prognosis": Source_Data_Supplementary_Figure_3.xlsx

### Sheet: Read me
Supplementary Figure 3 source data
Panel	Worksheet	Contents	Units and interpretation
Whole figure	Data	IL-1RA age transfer	Paired MAE improvements in log-concentration; figure uses 1,000 × estimate and limits.
Each data sheet corresponds to the named panel. Empty cells preserve missing source values. Native estimates and interval endpoints retain the saved precision; display conversions are stated above.
Paired mean absolute error (MAE) improvements in the age-transfer task: training at 55–69 (n = 1,757), evaluation at 70–84 (n = 1,287), with separate calibration/testing families and 200 family resamples with full retraining. The score-strength update uses the primary 95% basic interval; background update and weighting comparisons use three-comparison family intervals. Positive values favour the …
This analysis used the Health and Retirement Study (HRS). IL-1RA denotes interleukin-1 receptor antagonist; SAPA, shared adverse physiological axis; PC1, first principal component. Supplementary Table S8 and Supplementary Note 6 describe the corresponding models and population separation.

### Sheet: Data
label	estimate	lower	upper	unit	interval	multiplier	endpoint_identity	method
SAPA_strength_update	-0.000156915	-0.00280214	0.00162462	log IL-1RA MAE improvement	95% basic bootstrap primary	1		SAPA
SAPA_background_update	-0.0017557	-0.0138154	0.010304	log IL-1RA MAE improvement	3-comparison normal-Bonferroni approximate family interval	1		Background
SAPA_vs_PC1_T1	-0.000768919	-0.0022827	0.000744861	log IL-1RA MAE improvement	3-comparison normal-Bonferroni approximate family interval	1		PC1
SAPA_vs_EqualWeight_T1	0.00486857	0.00268388	0.00705326	log IL-1RA MAE improvement	3-comparison normal-Bonferroni approximate family interval	1		Equal weights
