## Supplementary tables, figure source data and SAPA calculator for "A shared cardiovascular and cerebrovascular risk marker phenotype: physiological context and prognosis": Figure_Support_Crosswalk.tsv

display	document	page	source_workbook
Figure 1	SAPA_Main_Manuscript_EN.pdf	25	Figure_Source_Data/Source_Data_Figure_1.xlsx
Figure 2	SAPA_Main_Manuscript_EN.pdf	27	Figure_Source_Data/Source_Data_Figure_2.xlsx
Figure 3	SAPA_Main_Manuscript_EN.pdf	29	Figure_Source_Data/Source_Data_Figure_3.xlsx
Figure 4	SAPA_Main_Manuscript_EN.pdf	31	Figure_Source_Data/Source_Data_Figure_4.xlsx
Figure 5	SAPA_Main_Manuscript_EN.pdf	33	Figure_Source_Data/Source_Data_Figure_5.xlsx
Figure 6	SAPA_Main_Manuscript_EN.pdf	34	Figure_Source_Data/Source_Data_Figure_6.xlsx
Extended Data Figure 1	SAPA_Supplementary_Information_EN.pdf	110	Figure_Source_Data/Source_Data_Extended_Data_Figure_1.xlsx
Extended Data Figure 2	SAPA_Supplementary_Information_EN.pdf	111	Figure_Source_Data/Source_Data_Extended_Data_Figure_2.xlsx
Extended Data Figure 3	SAPA_Supplementary_Information_EN.pdf	113	Figure_Source_Data/Source_Data_Extended_Data_Figure_3.xlsx
Extended Data Figure 4	SAPA_Supplementary_Information_EN.pdf	114	Figure_Source_Data/Source_Data_Extended_Data_Figure_4.xlsx
Extended Data Figure 5	SAPA_Supplementary_Information_EN.pdf	115	Figure_Source_Data/Source_Data_Extended_Data_Figure_5.xlsx
Extended Data Figure 6	SAPA_Supplementary_Information_EN.pdf	116	Figure_Source_Data/Source_Data_Extended_Data_Figure_6.xlsx
Extended Data Figure 7	SAPA_Supplementary_Information_EN.pdf	117	Figure_Source_Data/Source_Data_Extended_Data_Figure_7.xlsx
Extended Data Figure 8	SAPA_Supplementary_Information_EN.pdf	118	Figure_Source_Data/Source_Data_Extended_Data_Figure_8.xlsx
Extended Data Figure 9	SAPA_Supplementary_Information_EN.pdf	119	Figure_Source_Data/Source_Data_Extended_Data_Figure_9.xlsx
Supplementary Figure 1	SAPA_Supplementary_Information_EN.pdf	120	Figure_Source_Data/Source_Data_Supplementary_Figure_1.xlsx
Supplementary Figure 2	SAPA_Supplementary_Information_EN.pdf	121	Figure_Source_Data/Source_Data_Supplementary_Figure_2.xlsx
Supplementary Figure 3	SAPA_Supplementary_Information_EN.pdf	122	Figure_Source_Data/Source_Data_Supplementary_Figure_3.xlsx
