## Supplementary tables, figure source data and SAPA calculator for "A shared cardiovascular and cerebrovascular risk marker phenotype: physiological context and prognosis": Age_Direction_Diagnostics_Saved.csv

period	summary	metric	estimate	se	lower95	upper95	sim_lower	sim_upper
Recent	linear_per10	parallel	-0.118246769078576	0.0238761006019939	-0.165043066349739	-0.0714504718074125	-0.187221000619471	-0.0492725375376806
Recent	frozen_shape	parallel	0.102929541061546	0.0328910365997744	0.0384642939117997	0.167394788211293	0.00791260291615084	0.197946479206942
Recent	linear_per10	orthogonal	0.367425376598969	0.0577472824479394	0.254242782795945	0.480607970401992	0.200602724239688	0.534248028958249
Recent	frozen_shape	orthogonal	-0.127359094978783	0.0640410615510296	-0.252877269150514	-0.00184092080705206	-0.312363467391946	0.0576452774343802
Recent	linear_per10	total	0.249178607520393	0.0616494604045057	0.128347885461234	0.370009329579552	0.0710831878706485	0.427274027170137
Recent	frozen_shape	total	-0.0244295539172366	0.0700306894097259	-0.16168718297281	0.112828075138337	-0.226737002140652	0.177877894306179
Recent	linear_per10	fixed_share	-0.0290675179747108	0.00328675503569098	-0.0355094394706708	-0.0226255964787508	-0.0385624269897541	-0.0195726089596675
Recent	frozen_shape	fixed_share	0.0159616755352242	0.00486465116235657	0.00642713445965442	0.025496216610794	0.00190847726674122	0.0300148738037072
Recent	linear_per10	best_share	-0.0360370723136301	0.00461057410531607	-0.0450736315081025	-0.0270005131191576	-0.0493562826477484	-0.0227178619795117
Recent	frozen_shape	best_share	0.00839741345001408	0.00609506822833963	-0.00354870076084596	0.0203435276608741	-0.00921026270477407	0.0260050896048022
Recent	linear_per10	shortfall	-0.00696955433891926	0.00387847915574088	-0.0145712337989607	0.000632125121122173	-0.0181738595885071	0.00423475091066853
Recent	frozen_shape	shortfall	-0.00756426208521011	0.00370777079014408	-0.0148313592968221	-0.000297164873598097	-0.0182754182008201	0.00314689403039983
Recent	linear_per10	log_parallel	-0.0631156568087929	0.0126296393259724	-0.0878692950254294	-0.0383620185921563	-0.0996006625335075	-0.0266306510840782
Recent	frozen_shape	log_parallel	0.051000688095167	0.0155327913105406	0.0205569765471307	0.0814443996432032	0.00612894114666572	0.0958724350436682
Recent	linear_per10	log_orthogonal	0.0790459887214371	0.0114638499363215	0.0565772557220751	0.101514721720799	0.0459287618744417	0.112163215568433
Recent	frozen_shape	log_orthogonal	-0.0255299994554008	0.0144956547155166	-0.0539409606301415	0.00288096171933984	-0.0674056248496669	0.0163456259388652
Recent	linear_per10	log_odds	-0.14216164553023	0.0172676854225067	-0.17600568705471	-0.10831760400575	-0.192045223772812	-0.0922780672876483
Recent	frozen_shape	log_odds	0.0765306875505678	0.0218554115287215	0.0336948680869722	0.119366507014163	0.0133939031847952	0.13966747191634
Early	linear_per10	parallel	-0.113735514465199	0.0188748405888093	-0.150729522233201	-0.0767415066971983	-0.168261906641705	-0.0592091222886939
Early	frozen_shape	parallel	0.0986898492880011	0.0204115255875436	0.0586839942668979	0.138695704309104	0.0397242202078253	0.157655478368177
Early	linear_per10	orthogonal	0.442228931108035	0.0452076159153346	0.353623632087059	0.53083423012901	0.311631367480088	0.572826494735981
Early	frozen_shape	orthogonal	-0.108751746291599	0.0508988226873827	-0.208511605614359	-0.00899188696883871	-0.255790294994368	0.0382868024111702
Early	linear_per10	total	0.328493416642835	0.0524305257416636	0.225731474498674	0.431255358786996	0.1770300230762	0.47995681020947
Early	frozen_shape	total	-0.010061897003598	0.0641729041471832	-0.135838477915418	0.115714683908222	-0.195447141566097	0.175323347558901
Early	linear_per10	fixed_share	-0.031091747737007	0.00242992225548381	-0.0358543078429876	-0.0263291876310264	-0.0381114040481434	-0.0240720914258706
Early	frozen_shape	fixed_share	0.0163352822641127	0.00239922931535534	0.0116328792153635	0.0210376853128618	0.00940429294238049	0.0232662715858448
Early	linear_per10	best_share	-0.0295335281092421	0.00250583875633981	-0.0344448818227328	-0.0246221743957515	-0.0367724950354201	-0.0222945611830642
Early	frozen_shape	best_share	0.0154180233126063	0.00354297292584706	0.0084739239797456	0.0223621226454671	0.00518294183912277	0.0256531047860899
Early	linear_per10	shortfall	0.00155821962776488	0.00312285236402236	-0.00456245853475472	0.00767889779028448	-0.00746320081331511	0.0105796400688449
Early	frozen_shape	shortfall	-0.000917258951506316	0.00258009511718137	-0.00597415245786945	0.00413963455485682	-0.00837074061404962	0.00653622271103698
Early	linear_per10	log_parallel	-0.0762598236818116	0.0131990366124963	-0.10212946007293	-0.0503901872906932	-0.11438972699404	-0.0381299203695829
Early	frozen_shape	log_parallel	0.0621462177091697	0.0126130538871168	0.0374250863553578	0.0868673490629816	0.0257091246616085	0.0985833107567309
Early	linear_per10	log_orthogonal	0.0945161174715026	0.00874560316690262	0.077375050241294	0.111657184701711	0.0692514702891922	0.119780764653813
Early	frozen_shape	log_orthogonal	-0.0231350524078326	0.0121905585040615	-0.0470281080272216	0.000758003211556332	-0.0583516239447169	0.0120815191290516
Early	linear_per10	log_odds	-0.170775941153314	0.0140096295442364	-0.198234310496766	-0.143317571809863	-0.211247517651263	-0.130304364655365
Early	frozen_shape	log_odds	0.0852812701170023	0.0120528006911341	0.06165821484954	0.108904325384465	0.0504626588435552	0.120099881390449
