## Supplementary tables, figure source data and SAPA calculator for "A shared cardiovascular and cerebrovascular risk marker phenotype: physiological context and prognosis": Age_Paired_Comparisons.csv

cohort	kind	endpoint_or_axis	metric	age_group	averaging	estimate	se	lower	upper	source_estimate	source_lower	source_upper	source_se	comparison
ELSA_MI	gain	MI_record	Full8_vs_SAPA	50-69	standardized	-0.1278297722865	0.8174606825484	-1.7619702034945	1.4804236545959	0.0001278297722865	-0.0014804236545959	0.0017619702034945	0.0008174606825484	SAPA minus Full8
ELSA_MI	gain	MI_record	SAPA_vs_PC1	50-69	standardized	-0.0263228838664792	0.1296320568115	-0.2896080469979	0.21982543023360002	-2.63228838664792e-05	-0.0002896080469979	0.0002198254302336	0.0001296320568115	SAPA minus PC1
ELSA_MI	gain	MI_record	SAPA_vs_Equal	50-69	standardized	-0.3569192271528	0.2337051131115	-0.7878940789235	0.1304489274561	-0.0003569192271528	-0.0007878940789235	0.0001304489274561	0.0002337051131115	SAPA minus equal weights
ELSA_MI	gain	MI_record	Full8_vs_SAPA	70-89	standardized	0.4686137749487	1.3851066603351	-2.1317153920852	3.3659395428709	-0.0004686137749487	-0.0033659395428709	0.0021317153920852	0.0013851066603351	SAPA minus Full8
ELSA_MI	gain	MI_record	SAPA_vs_PC1	70-89	standardized	0.050172992652942096	0.1896511353251	-0.3022483244136	0.4285922750915	5.01729926529421e-05	-0.0003022483244136	0.0004285922750915	0.0001896511353251	SAPA minus PC1
ELSA_MI	gain	MI_record	SAPA_vs_Equal	70-89	standardized	-0.07624437846177261	0.3620103773773	-0.7854692534101	0.6281763073772	-7.62443784617726e-05	-0.0007854692534101	0.0006281763073772	0.0003620103773773	SAPA minus equal weights
CHARLS_Stroke	gain	Stroke_conditional	Full8_vs_SAPA	50-69	standardized	0.9529949684325	0.6432542544759999	-0.2086286231722	2.1784338131069	-0.0009529949684325	-0.0021784338131069	0.0002086286231722	0.000643254254476	SAPA minus Full8
CHARLS_Stroke	gain	Stroke_conditional	SAPA_vs_PC1	50-69	standardized	-0.3130901043891	0.1481468907225	-0.598591478925	-0.00659473439297933	-0.0003130901043891	-0.000598591478925	-6.59473439297933e-06	0.0001481468907225	SAPA minus PC1
CHARLS_Stroke	gain	Stroke_conditional	SAPA_vs_Equal	50-69	standardized	-0.2201516006227	0.2484312011998	-0.7109844970061	0.28219498436039997	-0.0002201516006227	-0.0007109844970061	0.0002821949843604	0.0002484312011998	SAPA minus equal weights
CHARLS_Stroke	gain	Stroke_conditional	Full8_vs_SAPA	70-89	standardized	1.4928933330356	1.2911171600609	-1.0851520769394	4.0699420757893	-0.0014928933330356	-0.0040699420757893	0.0010851520769394	0.0012911171600609	SAPA minus Full8
CHARLS_Stroke	gain	Stroke_conditional	SAPA_vs_PC1	70-89	standardized	-0.010333652491079	0.2545993315545	-0.520815513	0.44841468295299997	-1.0333652491079e-05	-0.000520815513	0.000448414682953	0.0002545993315545	SAPA minus PC1
CHARLS_Stroke	gain	Stroke_conditional	SAPA_vs_Equal	70-89	standardized	0.4422804511902	0.4454473277364	-0.41896403474169996	1.3045089988084	0.0004422804511902	-0.0004189640347417	0.0013045089988084	0.0004454473277364	SAPA minus equal weights
