## Supplementary tables, figure source data and SAPA calculator for "A shared cardiovascular and cerebrovascular risk marker phenotype: physiological context and prognosis": Age_Table_FullPrecision.csv

source_label	target	estimate	lower	upper	unit	interval
ELSA_MI SAPA_vs_Background	MI_record	0.769182501847101	-6.22816897417203	7.76653397786623	1e-3 nat/person age difference	six-comparison approximate simultaneous interval
ELSA_MI Full8_vs_SAPA	MI_record	-0.596443547235362	-4.86321305955571	3.67032596508498	1e-3 nat/person age difference	six-comparison approximate simultaneous interval
CHARLS_Stroke SAPA_vs_Background	Stroke_conditional	-2.14628738009738	-9.37703121969223	5.08445645949747	1e-3 nat/person age difference	six-comparison approximate simultaneous interval
CHARLS_Stroke Full8_vs_SAPA	Stroke_conditional	-0.539898364603084	-4.47728794734977	3.39749121814361	1e-3 nat/person age difference	six-comparison approximate simultaneous interval
ELSA_MI / MI_record / 50-69 / SAPA_vs_Background	MI_record	1.65900726507849	-1.40648459022396	4.38937258347127	1e-3 nat/person; cohort-specific record target	marginal 95% interval
ELSA_MI / MI_record / 50-69 / Full8_vs_SAPA	MI_record	0.127829772286583	-1.48042365459596	1.76197020349452	1e-3 nat/person; cohort-specific record target	marginal 95% interval
ELSA_MI / MI_record / 70-89 / SAPA_vs_Background	MI_record	2.42818976692559	-1.73608814405168	6.77077017129108	1e-3 nat/person; cohort-specific record target	marginal 95% interval
ELSA_MI / MI_record / 70-89 / Full8_vs_SAPA	MI_record	-0.468613774948779	-3.36593954287096	2.13171539208527	1e-3 nat/person; cohort-specific record target	marginal 95% interval
CHARLS_Stroke / Stroke_conditional / 50-69 / SAPA_vs_Background	Stroke_conditional	4.73769360522598	2.02608931788693	7.37417602622354	1e-3 nat/person; cohort-specific record target	marginal 95% interval
CHARLS_Stroke / Stroke_conditional / 50-69 / Full8_vs_SAPA	Stroke_conditional	-0.952994968432541	-2.17843381310694	0.208628623172273	1e-3 nat/person; cohort-specific record target	marginal 95% interval
CHARLS_Stroke / Joint_record / 50-69 / SAPA_vs_Background	Joint_record	4.94379090044044	2.06755457719299	7.56527536773927	1e-3 nat/person; cohort-specific record target	marginal 95% interval
CHARLS_Stroke / Joint_record / 50-69 / Full8_vs_SAPA	Joint_record	-0.612442836956231	-1.88712929325146	0.660358373291026	1e-3 nat/person; cohort-specific record target	marginal 95% interval
CHARLS_Stroke / Vital_record / 50-69 / SAPA_vs_Background	Vital_record	0.206097295214462	-0.213283552975533	0.571991354055619	1e-3 nat/person; cohort-specific record target	marginal 95% interval
CHARLS_Stroke / Vital_record / 50-69 / Full8_vs_SAPA	Vital_record	0.340552131476311	0.100993452675933	0.588985951581129	1e-3 nat/person; cohort-specific record target	marginal 95% interval
CHARLS_Stroke / Stroke_conditional / 70-89 / SAPA_vs_Background	Stroke_conditional	2.59140622512859	-2.07953214668134	7.47897453205613	1e-3 nat/person; cohort-specific record target	marginal 95% interval
CHARLS_Stroke / Stroke_conditional / 70-89 / Full8_vs_SAPA	Stroke_conditional	-1.49289333303563	-4.0699420757893	1.08515207693943	1e-3 nat/person; cohort-specific record target	marginal 95% interval
CHARLS_Stroke / Joint_record / 70-89 / SAPA_vs_Background	Joint_record	2.95578164171968	-1.96588646021371	8.30088661336835	1e-3 nat/person; cohort-specific record target	marginal 95% interval
CHARLS_Stroke / Joint_record / 70-89 / Full8_vs_SAPA	Joint_record	-0.103881023621137	-2.83217364127596	2.38573051668201	1e-3 nat/person; cohort-specific record target	marginal 95% interval
CHARLS_Stroke / Vital_record / 70-89 / SAPA_vs_Background	Vital_record	0.364375416591087	-1.15586574001381	1.80459218673571	1e-3 nat/person; cohort-specific record target	marginal 95% interval
CHARLS_Stroke / Vital_record / 70-89 / Full8_vs_SAPA	Vital_record	1.38901230941449	0.28416907350162	2.39109367851429	1e-3 nat/person; cohort-specific record target	marginal 95% interval
