## Supplementary tables, figure source data and SAPA calculator for "A shared cardiovascular and cerebrovascular risk marker phenotype: physiological context and prognosis": AgeBody_Intersection_and_Imputation.csv

cycle	age	sex	candidates	matched	valid_DXA	flag_no_imputation	verified_measured	flag_zero_varies	any_imputed_flag	pregnant	highly_variable	other_unusable
all	all	all	3443	3443	3242	2691	2668	23	551	187	0	14
all	all	female	1771	1771	1579	1290	1278	12	289	187	0	5
all	all	male	1672	1672	1663	1401	1390	11	262	0	0	9
all	20-39	all	1350	1350	1161	998	992	6	163	186	0	3
all	20-39	female	729	729	541	447	444	3	94	186	0	2
all	20-39	male	621	621	620	551	548	3	69	0	0	1
all	40-59	all	1117	1117	1115	925	915	10	190	1	0	1
all	40-59	female	561	561	560	460	455	5	100	1	0	0
all	40-59	male	556	556	555	465	460	5	90	0	0	1
all	60-79	all	976	976	966	768	761	7	198	0	0	10
all	60-79	female	481	481	478	383	379	4	95	0	0	3
all	60-79	male	495	495	488	385	382	3	103	0	0	7
2001-2002	all	all	1822	1822	1705	1428	1428	0	277	109	0	8
2001-2002	all	female	944	944	832	680	680	0	152	109	0	3
2001-2002	all	male	878	878	873	748	748	0	125	0	0	5
2001-2002	20-39	all	734	734	624	541	541	0	83	108	0	2
2001-2002	20-39	female	405	405	296	246	246	0	50	108	0	1
2001-2002	20-39	male	329	329	328	295	295	0	33	0	0	1
2001-2002	40-59	all	620	620	618	512	512	0	106	1	0	1
2001-2002	40-59	female	303	303	302	248	248	0	54	1	0	0
2001-2002	40-59	male	317	317	316	264	264	0	52	0	0	1
2001-2002	60-79	all	468	468	463	375	375	0	88	0	0	5
2001-2002	60-79	female	236	236	234	186	186	0	48	0	0	2
2001-2002	60-79	male	232	232	229	189	189	0	40	0	0	3
2003-2004	all	all	1621	1621	1537	1263	1240	23	274	78	0	6
2003-2004	all	female	827	827	747	610	598	12	137	78	0	2
2003-2004	all	male	794	794	790	653	642	11	137	0	0	4
2003-2004	20-39	all	616	616	537	457	451	6	80	78	0	1
2003-2004	20-39	female	324	324	245	201	198	3	44	78	0	1
2003-2004	20-39	male	292	292	292	256	253	3	36	0	0	0
2003-2004	40-59	all	497	497	497	413	403	10	84	0	0	0
2003-2004	40-59	female	258	258	258	212	207	5	46	0	0	0
2003-2004	40-59	male	239	239	239	201	196	5	38	0	0	0
2003-2004	60-79	all	508	508	503	393	386	7	110	0	0	5
2003-2004	60-79	female	245	245	244	197	193	4	47	0	0	1
2003-2004	60-79	male	263	263	259	196	193	3	63	0	0	4
