## Supplementary tables, figure source data and SAPA calculator for "A shared cardiovascular and cerebrovascular risk marker phenotype: physiological context and prognosis": AgeBody_Joint_SAPA_Age_Comparison.csv

variant	test	df	statistic	p
DXA	Rubin-total-covariance Wald chi-square; asymptotic	3	35.7564705805025	8.43085302638821e-08
DXA_verified_measured	Rubin-total-covariance Wald chi-square; asymptotic	3	11.7673743072934	0.00822404302833717
