## Supplementary tables, figure source data and SAPA calculator for "A shared cardiovascular and cerebrovascular risk marker phenotype: physiological context and prognosis": AgeBody_JointResult_Explanatory_Reexpression.csv

variant	target	contrast	status	estimate	se	lower	upper	df
DXA	SAPA	Age difference when total fat and non-bone lean both rise 10%, fixed fat ratio	Post-estimation explanatory re-expression; not a new prespecified primary test	-0.0673977428956162	0.0210699709022115	-0.110657231870893	-0.0241382539203391	26.6383497041643
DXA	SAPA_without_BMI	Age difference when total fat and non-bone lean both rise 10%, fixed fat ratio	Post-estimation explanatory re-expression; not a new prespecified primary test	-0.0653166580999181	0.0216081166419619	-0.109702169860731	-0.0209311463391054	26.3736728818391
DXA_verified_measured	SAPA	Age difference when total fat and non-bone lean both rise 10%, fixed fat ratio	Post-estimation explanatory re-expression; not a new prespecified primary test	-0.0697116080121561	0.0275806776572281	-0.126191648636879	-0.0132315673874331	28.1818181818182
DXA_verified_measured	SAPA_without_BMI	Age difference when total fat and non-bone lean both rise 10%, fixed fat ratio	Post-estimation explanatory re-expression; not a new prespecified primary test	-0.06998697986732	0.0274493015593436	-0.126197986952046	-0.0137759727825939	28.1818181818182
