## Supplementary tables, figure source data and SAPA calculator for "A shared cardiovascular and cerebrovascular risk marker phenotype: physiological context and prognosis": Anatomical_Conditioning_Contrasts.csv

label	group	estimate	lower	upper	metric	n	multiplier	target	display_kind
VAT | Total fat	Given total fat	5.51933152789207	2.00381922626383	9.03484382952031	paired MSE gain (percentage points)	1465	100	VAT	Fixed paired conditional anatomy check
VAT | Total fat + BMI	Also BMI	6.0252863064381	2.2022100345085	9.8483625783677	paired MSE gain (percentage points)	1465	100	VAT	Fixed paired conditional anatomy check
Leg fat | Total fat	Given total fat	6.39786181429752	2.5564319730944	10.2392916555006	paired MSE gain (percentage points)	1465	100	Whole-leg fat	Fixed paired conditional anatomy check
Leg fat | Total fat + BMI	Also BMI	7.34129801184303	3.46348009661483	11.2191159270712	paired MSE gain (percentage points)	1465	100	Whole-leg fat	Fixed paired conditional anatomy check
