## Supplementary tables, figure source data and SAPA calculator for "A shared cardiovascular and cerebrovascular risk marker phenotype: physiological context and prognosis": Body_Distribution_SavedRows.tsv

source_file	category	variant	population	metric	target	contrast	estimate	se	lower	upper	df	p	within_var	between_var	imputation_var_fraction	p_Holm_primary
AgeBody_Pooled_Results.csv	structure	DXA	all	B	distribution	delta	-0.143416932188601	0.0323420813310402	-0.209750712231909	-0.077083152145293	27.2341789964285	0.000136865508331322	0.001016387256873	2.46858066255133e-05	0.0283199602141662
AgeBody_Pooled_Results.csv	structure	DXA	all	B_without_BMI	distribution	delta	-0.0537804333044814	0.017778949427152	-0.0903055061967553	-0.0172553604122076	26.2970508736058	0.00549779951478788	0.00030003852490757	1.33770981880496e-05	0.0507844755322831
AgeBody_Pooled_Results.csv	structure	DXA	female	B	distribution	delta	-0.232434300493824	0.0694951377869363	-0.375078747332831	-0.089789853654818	26.7904628385801	0.00244633651806308	0.00463934314195076	0.000158525861728749	0.0393887798677645
AgeBody_Pooled_Results.csv	structure	DXA	female	B_without_BMI	distribution	delta	-0.0955497489523171	0.0372062356190923	-0.172115976579167	-0.0189835213254672	25.4020433308632	0.0164768079193745	0.00128763569135733	8.05568979884015e-05	0.0698316841927897
AgeBody_Pooled_Results.csv	structure	DXA	male	B	distribution	delta	-0.0543995638833782	0.038062787687497	-0.132434280311404	0.0236351525446474	27.4791721095013	0.164215572249399	0.00141726106087033	2.62622880609542e-05	0.0217526725189687
AgeBody_Pooled_Results.csv	structure	DXA	male	B_without_BMI	distribution	delta	-0.0120111176566458	0.0166320842705536	-0.0461429888997404	0.0221207535864489	26.9047634879554	0.476423172524037	0.000266495198957918	8.44252352073076e-06	0.0366235274509322
AgeBody_Pooled_Results.csv	structure	DXA	2001-2002	B	distribution	delta	-0.13071748928525	0.0390504090559339	-0.214995503515558	-0.0464394750549412	13.1306745314692	0.00518172756706043	0.00150279606373224	1.84486530862727e-05	0.0145175969634326
AgeBody_Pooled_Results.csv	structure	DXA	2001-2002	B_without_BMI	distribution	delta	-0.0421191927669429	0.0176293357207635	-0.0802162551929737	-0.00402213034091212	12.9625171979134	0.0327926710762823	0.000302799170277886	6.6619230645847e-06	0.0257222504477689
AgeBody_Pooled_Results.csv	structure	DXA	2003-2004	B	distribution	delta	-0.156116375091953	0.051966732659411	-0.268517209300725	-0.0437155408831802	12.8498106127634	0.0102712435375007	0.00261169031761818	7.40424880637549e-05	0.0329011763560538
AgeBody_Pooled_Results.csv	structure	DXA	2003-2004	B_without_BMI	distribution	delta	-0.06544167384202	0.0309139621543464	-0.132654108533124	0.00177076084908426	12.2351628118445	0.0554126962248907	0.000889867033475056	5.48383521710871e-05	0.0688583006359981
AgeBody_Pooled_Results.csv	structure	DXA_verified_measured	all	B	distribution	delta	-0.0713940054955542	0.0330669343507255	-0.139108868004546	-0.00367914298656237	28.1818181818182	0.0395043196078486	0.00109342214735519	0	0
AgeBody_Pooled_Results.csv	structure	DXA_verified_measured	all	B_without_BMI	distribution	delta	-0.0257426578210394	0.0190986284110052	-0.0648530568451682	0.0133677412030893	28.1818181818182	0.188432826665774	0.000364757607181656	0	0
AgeBody_Pooled_Results.csv	structure	DXA_verified_measured	female	B	distribution	delta	-0.128121707966081	0.0594978988904538	-0.249962214866672	-0.00628120106548963	28.1818181818182	0.0399894235575848	0.00353999997237866	0	0
AgeBody_Pooled_Results.csv	structure	DXA_verified_measured	female	B_without_BMI	distribution	delta	-0.054203067739741	0.0340163181689973	-0.123862089753834	0.0154559542743525	28.1818181818182	0.122216398746916	0.00115710990177446	0	0
AgeBody_Pooled_Results.csv	structure	DXA_verified_measured	male	B	distribution	delta	-0.0146663030250275	0.0272736465971808	-0.0705176017834324	0.0411849957333773	28.1818181818182	0.594973663771287	0.000743851798707913	0	0
AgeBody_Pooled_Results.csv	structure	DXA_verified_measured	male	B_without_BMI	distribution	delta	0.00271775209766209	0.0150497728945933	-0.0281013523146155	0.0335368565099397	28.1818181818182	0.857986283908771	0.000226495664178836	0	0
AgeBody_Pooled_Results.csv	structure	DXA_verified_measured	2001-2002	B	distribution	delta	-0.0427730869591858	0.0341547535736988	-0.116372867453831	0.0308266935354589	13.3333333333333	0.231970659466194	0.00116654719168009	0	0
AgeBody_Pooled_Results.csv	structure	DXA_verified_measured	2001-2002	B_without_BMI	distribution	delta	-0.0135332086440639	0.0188927885776746	-0.0542451139209725	0.0271786966328448	13.3333333333333	0.486153994060414	0.000356937460240712	0	0
AgeBody_Pooled_Results.csv	structure	DXA_verified_measured	2003-2004	B	distribution	delta	-0.100014924031923	0.057550970288977	-0.22403100780728	0.0240011597434351	13.3333333333333	0.105264161139991	0.00331211418120271	0	0
AgeBody_Pooled_Results.csv	structure	DXA_verified_measured	2003-2004	B_without_BMI	distribution	delta	-0.037952106998015	0.0327913432208324	-0.108613886418269	0.0327096724222385	13.3333333333333	0.267430234012367	0.00107527219022643	0	0
AgeBody_Pooled_Results.csv	structure	DXA_waist_common	all	B	distribution	delta	-0.141652890593362	0.0333700332310016	-0.210061364691135	-0.0732444164955898	27.5260806374981	0.000223489499465151	0.00109078763010811	1.89762397750363e-05	0.0204492849685896
AgeBody_Pooled_Results.csv	structure	DXA_waist_common	all	B_without_BMI	distribution	delta	-0.0539214286539541	0.0181351900769667	-0.0911474092790628	-0.0166954480288453	26.7596554208247	0.00616745747350396	0.000315688569827408	1.09971244169183e-05	0.0401251030612231
AgeBody_Pooled_Results.csv	structure	DXA_waist_common	female	B	distribution	delta	-0.232218228786149	0.0706607009394418	-0.377117696511308	-0.0873187610609894	27.3399860899403	0.00278723698851037	0.00486546400649027	0.000106225542302462	0.0255302060838666
AgeBody_Pooled_Results.csv	structure	DXA_waist_common	female	B_without_BMI	distribution	delta	-0.0973637945172634	0.0377212365525896	-0.17486795202838	-0.0198596370061469	26.2291434696485	0.0157839175081173	0.00134848279014877	6.20074140897081e-05	0.0522941398734163
AgeBody_Pooled_Results.csv	structure	DXA_waist_common	male	B	distribution	delta	-0.0510875524005759	0.038723680785346	-0.130462652421401	0.0282875476202496	27.5892645539775	0.197918907228104	0.00147153119713324	2.33268803601149e-05	0.0186674348877849
AgeBody_Pooled_Results.csv	structure	DXA_waist_common	male	B_without_BMI	distribution	delta	-0.0104790627906447	0.016728152886894	-0.0447891032663039	0.0238309776850144	27.2254460879362	0.536248692588228	0.000271842677066836	6.65701828372003e-06	0.0285472985983435
AgeBody_Pooled_Results.csv	structure	DXA_waist_common	2001-2002	B	distribution	delta	-0.123239957068922	0.0400896172019431	-0.209762228732178	-0.0367176854056665	13.1284807792595	0.00879038458561843	0.00158360310819303	1.96452493377559e-05	0.0146681375041655
AgeBody_Pooled_Results.csv	structure	DXA_waist_common	2001-2002	B_without_BMI	distribution	delta	-0.0406036842259029	0.0178216713291389	-0.0791187893913174	-0.00208857906048845	12.9545852001733	0.0403085032209862	0.000309279279737953	6.94390768824982e-06	0.0262354383340262
AgeBody_Pooled_Results.csv	structure	DXA_waist_common	2003-2004	B	distribution	delta	-0.160065824117803	0.0537132068232804	-0.276121051538245	-0.0440105966973602	12.9836027656809	0.0106527347881418	0.00281485096467184	5.85480188072133e-05	0.0243518122261925
AgeBody_Pooled_Results.csv	structure	DXA_waist_common	2003-2004	B_without_BMI	distribution	delta	-0.0672391730820052	0.0317200583881973	-0.136102776584138	0.00162443042012719	12.4033846675494	0.0548320568637194	0.000946354539483758	4.9839637222405e-05	0.0594412813006636
AgeBody_Pooled_Results.csv	structure	BMI_Waist_common	all	B	distribution	delta	-0.0928369303170276	0.0262519721151928	-0.146596031887057	-0.0390778287469977	28.1818181818182	0.00142477917643466	0.000689166039936858	0	0
AgeBody_Pooled_Results.csv	structure	BMI_Waist_common	all	B_without_BMI	distribution	delta	-0.0321964581580978	0.012170483076666	-0.0571193185437436	-0.00727359777245187	28.1818181818182	0.0131926621911202	0.000148120658319414	0	0
AgeBody_Pooled_Results.csv	structure	BMI_Waist_common	female	B	distribution	delta	-0.140527745741819	0.0516758327233501	-0.246350132261982	-0.0347053592216569	28.1818181818182	0.011071548393068	0.00267039168765166	0	0
AgeBody_Pooled_Results.csv	structure	BMI_Waist_common	female	B_without_BMI	distribution	delta	-0.0484948154529763	0.0247854467916158	-0.0992507489760781	0.00226111807012559	28.1818181818182	0.0603713019037266	0.000614318372660019	0	0
AgeBody_Pooled_Results.csv	structure	BMI_Waist_common	male	B	distribution	delta	-0.0451461148922359	0.0330762764342618	-0.112880108231304	0.0225878784468321	28.1818181818182	0.183080435715247	0.0010940400627557	0	0
AgeBody_Pooled_Results.csv	structure	BMI_Waist_common	male	B_without_BMI	distribution	delta	-0.0158981008632192	0.0121021902732489	-0.0406811104315897	0.00888490870515129	28.1818181818182	0.199556810438504	0.000146463009409921	0	0
AgeBody_Pooled_Results.csv	structure	BMI_Waist_common	2001-2002	B	distribution	delta	-0.0910267007582281	0.0404630337575423	-0.178220139184784	-0.00383326233167181	13.3333333333333	0.0419618754723788	0.00163725710086401	0	0
AgeBody_Pooled_Results.csv	structure	BMI_Waist_common	2001-2002	B_without_BMI	distribution	delta	-0.0316512923862212	0.0166061083916374	-0.067435650480257	0.0041330657078146	13.3333333333333	0.0784366290729785	0.000275762835914809	0	0
AgeBody_Pooled_Results.csv	structure	BMI_Waist_common	2003-2004	B	distribution	delta	-0.094647159875827	0.0344661525334146	-0.16891797127198	-0.0203763484796743	13.3333333333333	0.0163460654308792	0.0011879156704566	0	0
AgeBody_Pooled_Results.csv	structure	BMI_Waist_common	2003-2004	B_without_BMI	distribution	delta	-0.0327416239299743	0.0182423683876514	-0.0720519444139581	0.00656869655400948	13.3333333333333	0.0953765599691026	0.000332784004390784	0	0
Replication_Pooled_Results.csv	structure	DXA	all	B	distribution	delta	-0.178352701922354	0.0591812767558761	-0.307064100912516	-0.0496413029321918	12.1995389179643	0.0106133567368235	0.00346044552689426	3.49816596344517e-05	0.0119854127692279
Replication_Pooled_Results.csv	structure	DXA	all	B_without_BMI	distribution	delta	-0.0797742005104265	0.0312444297506106	-0.147746731637145	-0.0118016693837079	12.1665833023753	0.0250874514231038	0.000962098934990377	1.17628795420502e-05	0.0144593806326559
Replication_Pooled_Results.csv	structure	DXA	female	B	distribution	delta	-0.275823955010505	0.122431548904132	-0.542847849332573	-0.00880006068843642	11.8921876908294	0.0439568671322111	0.0144801045400271	0.000424483022531439	0.0339824653977716
Replication_Pooled_Results.csv	structure	DXA	female	B_without_BMI	distribution	delta	-0.124383887700793	0.057419348097057	-0.249862640474379	0.00109486507279384	11.6869034753796	0.0517221509073408	0.00314001241889947	0.000130807597492946	0.0476099472450077
Replication_Pooled_Results.csv	structure	DXA	male	B	distribution	delta	-0.0808814488342025	0.050878089590202	-0.191954778758598	0.030191881090193	11.7898974318333	0.138340931587486	0.00248281088427564	8.81409300608208e-05	0.0408598984998494
Replication_Pooled_Results.csv	structure	DXA	male	B_without_BMI	distribution	delta	-0.0351645133200604	0.0279260700598657	-0.0961572200021233	0.0258281933620026	11.744681763916	0.232409234487587	0.000745673397192086	2.84933264970348e-05	0.0438434533436446
Replication_Pooled_Results.csv	structure	DXA_verified_measured	all	B	distribution	delta	-0.108345975105994	0.0561453330501533	-0.23028962480289	0.0135976745909016	12.3529411764706	0.0769237765544104	0.00315229842331263	0	0
Replication_Pooled_Results.csv	structure	DXA_verified_measured	all	B_without_BMI	distribution	delta	-0.0530385180561929	0.0360506797391496	-0.131338017277595	0.0252609811652091	12.3529411764706	0.166242349778888	0.00129965150965473	0	0
Replication_Pooled_Results.csv	structure	DXA_verified_measured	female	B	distribution	delta	-0.198442811209573	0.0827281589661968	-0.378122458457038	-0.0187631639621075	12.3529411764706	0.0330613308245416	0.00684394828593633	0	0
Replication_Pooled_Results.csv	structure	DXA_verified_measured	female	B_without_BMI	distribution	delta	-0.0992077312687809	0.051763741978476	-0.211634878386871	0.0132194158493094	12.3529411764706	0.0787189168929788	0.00267948498361424	0	0
Replication_Pooled_Results.csv	structure	DXA_verified_measured	male	B	distribution	delta	-0.0182491390024152	0.0514674664321591	-0.130032796813896	0.0935345188090653	12.3529411764706	0.728886693468856	0.00264890010094542	0	0
Replication_Pooled_Results.csv	structure	DXA_verified_measured	male	B_without_BMI	distribution	delta	-0.00686930484360493	0.0314147667883475	-0.0750999325455714	0.0613613228583615	12.3529411764706	0.830482194185874	0.000986887572366264	0	0
Replication_Pooled_Results.csv	structure	DXA_waist_common	all	B	distribution	delta	-0.177157508641735	0.0588326840129363	-0.305116327438434	-0.0491986898450366	12.1946722698761	0.010666530275486	0.00341852818260933	3.5630437963895e-05	0.0123527907010368
Replication_Pooled_Results.csv	structure	DXA_waist_common	all	B_without_BMI	distribution	delta	-0.0783365642300758	0.0306604280248356	-0.145045071818712	-0.0116280566414396	12.155779675727	0.0250212431105383	0.000925713210123141	1.1957197119151e-05	0.0152635027087503
Replication_Pooled_Results.csv	structure	DXA_waist_common	female	B	distribution	delta	-0.275052333880833	0.121312146167294	-0.53952293374293	-0.0105817340187346	11.9372671667676	0.0427523754476325	0.0142620379943172	0.000378832344498102	0.0308901292691688
Replication_Pooled_Results.csv	structure	DXA_waist_common	female	B_without_BMI	distribution	delta	-0.122286870922048	0.0557225007192733	-0.244029984476751	-0.000543757367344078	11.7100825736673	0.0491393363920397	0.0029618414497869	0.000119296363852099	0.0461049181814408
Replication_Pooled_Results.csv	structure	DXA_waist_common	male	B	distribution	delta	-0.0792626834026384	0.0498745976489936	-0.188087053799328	0.0295616869940514	11.8459329453598	0.138324178437958	0.00239515196727889	7.69362694750902e-05	0.037115349967135
Replication_Pooled_Results.csv	structure	DXA_waist_common	male	B_without_BMI	distribution	delta	-0.0343862575381039	0.0275799981820866	-0.0945713975733626	0.0257988824971548	11.8342368761943	0.236590160953059	0.000731826353677991	2.40249550382594e-05	0.0379014096857881
Replication_Pooled_Results.csv	structure	BMI_Waist_common	all	B	distribution	delta	-0.0929646405588074	0.0376147641982904	-0.174661219413016	-0.0112680617045988	12.3529411764706	0.0289067721210358	0.00141487048569299	0	0
Replication_Pooled_Results.csv	structure	BMI_Waist_common	all	B_without_BMI	distribution	delta	-0.0332066378308219	0.0167544029473313	-0.0695960033024802	0.00318272764083646	12.3529411764706	0.0701800451893114	0.000280710018121545	0	0
Replication_Pooled_Results.csv	structure	BMI_Waist_common	female	B	distribution	delta	-0.117744097743248	0.0967915567979691	-0.327968439724536	0.0924802442380395	12.3529411764706	0.246538719993746	0.00936860546737448	0	0
Replication_Pooled_Results.csv	structure	BMI_Waist_common	female	B_without_BMI	distribution	delta	-0.0375046818471463	0.0398389478121777	-0.12403202850945	0.0490226648151573	12.3529411764706	0.364542592345526	0.00158714176278142	0	0
Replication_Pooled_Results.csv	structure	BMI_Waist_common	male	B	distribution	delta	-0.0681851833743667	0.0408693192477856	-0.156950423136159	0.0205800563874259	12.3529411764706	0.120372677361285	0.00167030125577742	0	0
Replication_Pooled_Results.csv	structure	BMI_Waist_common	male	B_without_BMI	distribution	delta	-0.0289085938144974	0.0159746154498008	-0.063604316586558	0.00578712895756318	12.3529411764706	0.0947317277469305	0.000255188338769016	0	0
