## Supplementary tables, figure source data and SAPA calculator for "A shared cardiovascular and cerebrovascular risk marker phenotype: physiological context and prognosis": Comparison_Sample_Lineage.tsv

role	period	metric	saved_point	current_point	absolute_difference	interval_note
source	2001-2004	B_without_BMI	-0.199624590599579	-0.199624590599579	0.0	points preserved; observed-only transfer uses complete design df
source	2001-2004	B	-0.415369212001522	-0.415369212001522	0.0	points preserved; observed-only transfer uses complete design df
target	1999-2000	B_without_BMI	-0.166733493474829	-0.166733493474829	0.0	points preserved; observed-only transfer uses complete design df
target	1999-2000	B	-0.297941584222236	-0.297941584222236	0.0	points preserved; observed-only transfer uses complete design df
