## Supplementary tables, figure source data and SAPA calculator for "A shared cardiovascular and cerebrovascular risk marker phenotype: physiological context and prognosis": Composition_By_Imputation_NHANES_1999_2000.csv

imputation	domain	group	variable	n	mean	sd
1	20-79	all	age	1513	43.6195335863725	15.1479428625539
1	20-79	all	BMI	1513	27.5833425252965	6.06628547896235
1	20-79	all	waist	1504	94.2734583818475	15.8693831146485
1	20-79	all	SAPA	1513	0.0598325053467878	1.6311932489389
1	20-79	all	fatkg	1513	27.5594933330857	11.7767329378638
1	20-79	all	leankg	1513	50.4278481413766	12.5319420411859
1	20-79	all	female	1513	0.504160198575501	0.499982692448261
1	20-79	all	trunkkg	1513	13.6850417489534	6.61479177977406
1	20-79	all	legkg	1513	9.52756414961746	4.26715262781479
1	20-79	all	trunk_leg_ratio	1513	1.47891478336033	0.476426524988362
1	20-79	verified_measured	age	1215	43.1087482090077	15.1994734452802
1	20-79	verified_measured	BMI	1215	26.6268388642001	4.88087426292739
1	20-79	verified_measured	waist	1213	91.8178946343348	13.1954603323588
1	20-79	verified_measured	SAPA	1215	-0.11522596951804	1.51758513005164
1	20-79	verified_measured	fatkg	1215	25.6068818682134	9.46189149365053
1	20-79	verified_measured	leankg	1215	49.290169638678	11.1526433041197
1	20-79	verified_measured	female	1215	0.490447558259219	0.499908742528863
1	20-79	verified_measured	trunkkg	1215	12.5773240245263	5.30950780603045
1	20-79	verified_measured	legkg	1215	8.9282261770097	3.63839526924886
1	20-79	verified_measured	trunk_leg_ratio	1215	1.4593201821867	0.461965193781034
1	20-79	remaining	age	298	46.0109655461469	14.6696322980792
1	20-79	remaining	BMI	298	32.0615706151223	8.55675027286268
1	20-79	remaining	waist	291	106.041567238646	21.3753435177951
1	20-79	remaining	SAPA	298	0.879433946916916	1.87627233921657
1	20-79	remaining	fatkg	298	36.7013710552094	16.3538000085683
1	20-79	remaining	leankg	298	55.7543137213784	16.6001955831582
1	20-79	remaining	female	298	0.56836103078106	0.495304723852449
1	20-79	remaining	trunkkg	298	18.8712347881326	9.16435987261489
1	20-79	remaining	legkg	298	12.3335880608639	5.65023132004646
1	20-79	remaining	trunk_leg_ratio	298	1.57065420575219	0.529436837794764
1	40-79	all	age	986	55.0666035615083	10.6411860987639
1	40-79	all	BMI	986	28.3212074396132	6.08252697621464
1	40-79	all	waist	978	97.8294351535505	15.4394593823008
1	40-79	all	SAPA	986	0.508320537874342	1.52783339293138
1	40-79	all	fatkg	986	29.4944013985605	11.3363236798743
1	40-79	all	leankg	986	50.038549163682	12.7498594677564
1	40-79	all	female	986	0.526944200817535	0.499273482214211
1	40-79	all	trunkkg	986	15.0597553929428	6.32724306730205
1	40-79	all	legkg	986	9.84870788776017	4.25018551881645
1	40-79	all	trunk_leg_ratio	986	1.59740288697605	0.490733042464731
1	40-79	verified_measured	age	769	55.0572106836627	10.6682318551157
1	40-79	verified_measured	BMI	769	27.1611662705699	4.72018577994882
1	40-79	verified_measured	waist	767	94.9552408940981	12.7071991614932
1	40-79	verified_measured	SAPA	769	0.326512334922995	1.45269659687565
1	40-79	verified_measured	fatkg	769	27.2719164361428	8.61559431823341
1	40-79	verified_measured	leankg	769	48.5273588280716	11.3562046616167
1	40-79	verified_measured	female	769	0.523907488175586	0.49942810494518
1	40-79	verified_measured	trunkkg	769	13.8308743494997	4.88818076223203
1	40-79	verified_measured	legkg	769	9.13848260253635	3.40408651956715
1	40-79	verified_measured	trunk_leg_ratio	769	1.58604549479673	0.488409501984972
1	40-79	remaining	age	217	55.1035948586887	10.5339170932016
1	40-79	remaining	BMI	217	32.8897143797526	8.29367541695043
1	40-79	remaining	waist	211	109.351300488869	19.5139618831003
1	40-79	remaining	SAPA	217	1.2243227446258	1.60418107384101
1	40-79	remaining	fatkg	217	38.2470545337376	15.6917982554164
1	40-79	remaining	leankg	217	55.9899616827757	15.8256994530468
1	40-79	remaining	female	217	0.53890346842818	0.498484222563019
1	40-79	remaining	trunkkg	217	19.8993694733689	8.61548770826301
1	40-79	remaining	legkg	217	12.6457371925766	5.81026852052302
1	40-79	remaining	trunk_leg_ratio	217	1.64213089006571	0.497262611854031
1	40-59	all	age	492	48.5660247033928	5.70543049891014
1	40-59	all	BMI	492	28.3924836000112	6.36429492618506
1	40-59	all	waist	487	97.154067886879	16.1257503071203
1	40-59	all	SAPA	492	0.395131365645306	1.57817510982363
1	40-59	all	fatkg	492	29.3127182874657	11.8473607643292
1	40-59	all	leankg	492	51.5911983415475	13.1545586791714
1	40-59	all	female	492	0.515173615188409	0.499769708367878
1	40-59	all	trunkkg	492	14.868277061214	6.66046897940442
1	40-59	all	legkg	492	9.87707467812993	4.33736280172662
1	40-59	all	trunk_leg_ratio	492	1.55822874542039	0.479381138884761
1	40-59	verified_measured	age	388	48.5635909271576	5.58535230778348
1	40-59	verified_measured	BMI	388	27.0787167516031	4.8422139103852
1	40-59	verified_measured	waist	387	93.742282286043	12.6997415313634
1	40-59	verified_measured	SAPA	388	0.197549505488002	1.47756858054392
1	40-59	verified_measured	fatkg	388	26.772442880444	8.67087418996477
1	40-59	verified_measured	leankg	388	49.7709664347793	11.4506465415416
1	40-59	verified_measured	female	388	0.508838899487966	0.499921867751193
1	40-59	verified_measured	trunkkg	388	13.4551441606734	4.93574714540015
1	40-59	verified_measured	legkg	388	9.08022342916462	3.39220232207119
1	40-59	verified_measured	trunk_leg_ratio	388	1.54391214813222	0.476340071245213
1	40-59	remaining	age	104	48.5758700426448	6.16736015668268
1	40-59	remaining	BMI	104	33.7070561289014	8.61852066002072
1	40-59	remaining	waist	100	111.303704828859	20.5212733080046
1	40-59	remaining	SAPA	104	1.19440798574836	1.71391556290819
1	40-59	remaining	fatkg	104	39.5888779502944	16.5018744930094
1	40-59	remaining	leankg	104	58.9545706930738	16.5837113968798
1	40-59	remaining	female	104	0.540799399611798	0.498332628864814
1	40-59	remaining	trunkkg	104	20.5848144376779	9.19302402499453
1	40-59	remaining	legkg	104	13.1005718781807	5.95035730200014
1	40-59	remaining	trunk_leg_ratio	104	1.61614358377021	0.487216889556252
1	60-79	all	age	494	67.6062695506742	5.4876649174315
1	60-79	all	BMI	494	28.1837151848634	5.49574180228943
1	60-79	all	waist	491	99.1276147662099	13.934661556985
1	60-79	all	SAPA	494	0.726663310775299	1.40009434368311
1	60-79	all	fatkg	494	29.8448694997447	10.2699262827871
1	60-79	all	leankg	494	47.0434771072176	11.3452817141216
1	60-79	all	female	494	0.549649749893655	0.497528795483736
1	60-79	all	trunkkg	494	15.4291185491246	5.61056237739258
1	60-79	all	legkg	494	9.79398813369127	4.07619919808514
1	60-79	all	trunk_leg_ratio	494	1.6729701035643	0.503380278927988
1	60-79	verified_measured	age	381	67.7832271242657	5.57928112418513
1	60-79	verified_measured	BMI	381	27.3227485579899	4.46697884245993
1	60-79	verified_measured	waist	380	97.3331165870461	12.3816719195039
1	60-79	verified_measured	SAPA	381	0.579250122036619	1.36785455002469
1	60-79	verified_measured	fatkg	381	28.2507708994183	8.4207274772422
1	60-79	verified_measured	leankg	381	46.0901710280365	10.7597118024054
1	60-79	verified_measured	female	381	0.553438491616808	0.497136125838507
1	60-79	verified_measured	trunkkg	381	14.5672199840657	4.70740474953922
1	60-79	verified_measured	legkg	381	9.2526573195579	3.42438391467977
1	60-79	verified_measured	trunk_leg_ratio	381	1.66861726254045	0.501065131795651
1	60-79	remaining	age	113	66.9437349390682	5.07564353187469
1	60-79	remaining	BMI	113	31.407200781802	7.44383085560056
1	60-79	remaining	waist	111	105.879095393543	17.0364054105378
1	60-79	remaining	SAPA	113	1.27858283455931	1.38144815170854
1	60-79	remaining	fatkg	113	35.8132238097282	13.7746118445108
1	60-79	remaining	leankg	113	50.6126844606703	12.6900132225982
1	60-79	remaining	female	113	0.535464584065036	0.498740677383642
1	60-79	remaining	trunkkg	113	18.6560933513635	7.29200993297445
1	60-79	remaining	legkg	113	11.8207473924964	5.45115093305289
1	60-79	remaining	trunk_leg_ratio	113	1.68926727456743	0.511626507741074
2	20-79	all	age	1513	43.6195335863725	15.1479428625539
2	20-79	all	BMI	1513	27.5833425252965	6.06628547896235
2	20-79	all	waist	1504	94.2734583818475	15.8693831146485
2	20-79	all	SAPA	1513	0.0598325053467878	1.6311932489389
2	20-79	all	fatkg	1513	27.5868345554699	11.8589109971444
2	20-79	all	leankg	1513	50.3800867698463	12.4069853474608
2	20-79	all	female	1513	0.504160198575501	0.499982692448261
2	20-79	all	trunkkg	1513	13.7072123313566	6.66343868299361
2	20-79	all	legkg	1513	9.53756144808103	4.28938304769606
2	20-79	all	trunk_leg_ratio	1513	1.47622742817945	0.463225640096335
2	20-79	verified_measured	age	1215	43.1087482090077	15.1994734452802
2	20-79	verified_measured	BMI	1215	26.6268388642001	4.88087426292739
2	20-79	verified_measured	waist	1213	91.8178946343348	13.1954603323588
2	20-79	verified_measured	SAPA	1215	-0.11522596951804	1.51758513005164
2	20-79	verified_measured	fatkg	1215	25.6068818682134	9.46189149365053
2	20-79	verified_measured	leankg	1215	49.290169638678	11.1526433041197
2	20-79	verified_measured	female	1215	0.490447558259219	0.499908742528863
2	20-79	verified_measured	trunkkg	1215	12.5773240245263	5.30950780603045
2	20-79	verified_measured	legkg	1215	8.9282261770097	3.63839526924886
2	20-79	verified_measured	trunk_leg_ratio	1215	1.4593201821867	0.461965193781034
2	20-79	remaining	age	298	46.0109655461469	14.6696322980792
2	20-79	remaining	BMI	298	32.0615706151223	8.55675027286268
2	20-79	remaining	waist	291	106.041567238646	21.3753435177951
2	20-79	remaining	SAPA	298	0.879433946916916	1.87627233921657
2	20-79	remaining	fatkg	298	36.856720392012	16.6018853850745
2	20-79	remaining	leankg	298	55.4829397027722	16.1459097163682
2	20-79	remaining	female	298	0.56836103078106	0.495304723852449
2	20-79	remaining	trunkkg	298	18.9972052083448	9.29171556918652
2	20-79	remaining	legkg	298	12.3903914350623	5.71703170328858
2	20-79	remaining	trunk_leg_ratio	298	1.5553849965253	0.460905107203696
2	40-79	all	age	986	55.0666035615083	10.6411860987639
2	40-79	all	BMI	986	28.3212074396132	6.08252697621464
2	40-79	all	waist	978	97.8294351535505	15.4394593823008
2	40-79	all	SAPA	986	0.508320537874342	1.52783339293138
2	40-79	all	fatkg	986	29.5143788147126	11.3945504633901
2	40-79	all	leankg	986	49.9999946131923	12.6304110107576
2	40-79	all	female	986	0.526944200817535	0.499273482214211
2	40-79	all	trunkkg	986	15.0674281265157	6.35625572651812
2	40-79	all	legkg	986	9.86093509961008	4.26528648643001
2	40-79	all	trunk_leg_ratio	986	1.59564825925003	0.484634553152792
2	40-79	verified_measured	age	769	55.0572106836627	10.6682318551157
2	40-79	verified_measured	BMI	769	27.1611662705699	4.72018577994882
2	40-79	verified_measured	waist	767	94.9552408940981	12.7071991614932
2	40-79	verified_measured	SAPA	769	0.326512334922995	1.45269659687565
2	40-79	verified_measured	fatkg	769	27.2719164361428	8.61559431823341
2	40-79	verified_measured	leankg	769	48.5273588280716	11.3562046616167
2	40-79	verified_measured	female	769	0.523907488175586	0.49942810494518
2	40-79	verified_measured	trunkkg	769	13.8308743494997	4.88818076223203
2	40-79	verified_measured	legkg	769	9.13848260253635	3.40408651956715
2	40-79	verified_measured	trunk_leg_ratio	769	1.58604549479673	0.488409501984972
2	40-79	remaining	age	217	55.1035948586887	10.5339170932016
2	40-79	remaining	BMI	217	32.8897143797526	8.29367541695043
2	40-79	remaining	waist	211	109.351300488869	19.5139618831003
2	40-79	remaining	SAPA	217	1.2243227446258	1.60418107384101
2	40-79	remaining	fatkg	217	38.3457075751797	15.8440458829894
2	40-79	remaining	leankg	217	55.7995705111497	15.4181434078839
2	40-79	remaining	female	217	0.53890346842818	0.498484222563019
2	40-79	remaining	trunkkg	217	19.9372591832981	8.69919074685546
2	40-79	remaining	legkg	217	12.7061179559431	5.83554240816487
2	40-79	remaining	trunk_leg_ratio	217	1.63346613780479	0.467559017947325
2	40-59	all	age	492	48.5660247033928	5.70543049891014
2	40-59	all	BMI	492	28.3924836000112	6.36429492618506
2	40-59	all	waist	487	97.154067886879	16.1257503071203
2	40-59	all	SAPA	492	0.395131365645306	1.57817510982363
2	40-59	all	fatkg	492	29.334316638016	11.8957824303141
2	40-59	all	leankg	492	51.543209226242	13.0022164597483
2	40-59	all	female	492	0.515173615188409	0.499769708367878
2	40-59	all	trunkkg	492	14.894783316065	6.70811593942887
2	40-59	all	legkg	492	9.87795884025034	4.32387280609722
2	40-59	all	trunk_leg_ratio	492	1.55852059912052	0.472816574607912
2	40-59	verified_measured	age	388	48.5635909271576	5.58535230778348
2	40-59	verified_measured	BMI	388	27.0787167516031	4.8422139103852
2	40-59	verified_measured	waist	387	93.742282286043	12.6997415313634
2	40-59	verified_measured	SAPA	388	0.197549505488002	1.47756858054392
2	40-59	verified_measured	fatkg	388	26.772442880444	8.67087418996477
2	40-59	verified_measured	leankg	388	49.7709664347793	11.4506465415416
2	40-59	verified_measured	female	388	0.508838899487966	0.499921867751193
2	40-59	verified_measured	trunkkg	388	13.4551441606734	4.93574714540015
2	40-59	verified_measured	legkg	388	9.08022342916462	3.39220232207119
2	40-59	verified_measured	trunk_leg_ratio	388	1.54391214813222	0.476340071245213
2	40-59	remaining	age	104	48.5758700426448	6.16736015668268
2	40-59	remaining	BMI	104	33.7070561289014	8.61852066002072
2	40-59	remaining	waist	100	111.303704828859	20.5212733080046
2	40-59	remaining	SAPA	104	1.19440798574836	1.71391556290819
2	40-59	remaining	fatkg	104	39.6978479685368	16.6091312296422
2	40-59	remaining	leankg	104	58.7124515202188	16.0758737755468
2	40-59	remaining	female	104	0.540799399611798	0.498332628864814
2	40-59	remaining	trunkkg	104	20.7185462737235	9.28343137296207
2	40-59	remaining	legkg	104	13.1050327356043	5.89817638714431
2	40-59	remaining	trunk_leg_ratio	104	1.61761607135451	0.453509720573788
2	60-79	all	age	494	67.6062695506742	5.4876649174315
2	60-79	all	BMI	494	28.1837151848634	5.49574180228943
2	60-79	all	waist	491	99.1276147662099	13.934661556985
2	60-79	all	SAPA	494	0.726663310775299	1.40009434368311
2	60-79	all	fatkg	494	29.8617201211315	10.3505375641456
2	60-79	all	leankg	494	47.0231219039127	11.2998866845419
2	60-79	all	female	494	0.549649749893655	0.497528795483736
2	60-79	all	trunkkg	494	15.4004612771114	5.60055839589963
2	60-79	all	legkg	494	9.8280961746198	4.14973984758462
2	60-79	all	trunk_leg_ratio	494	1.66726779762422	0.498908018520548
2	60-79	verified_measured	age	381	67.7832271242657	5.57928112418513
2	60-79	verified_measured	BMI	381	27.3227485579899	4.46697884245993
2	60-79	verified_measured	waist	380	97.3331165870461	12.3816719195039
2	60-79	verified_measured	SAPA	381	0.579250122036619	1.36785455002469
2	60-79	verified_measured	fatkg	381	28.2507708994183	8.4207274772422
2	60-79	verified_measured	leankg	381	46.0901710280365	10.7597118024054
2	60-79	verified_measured	female	381	0.553438491616808	0.497136125838507
2	60-79	verified_measured	trunkkg	381	14.5672199840657	4.70740474953922
2	60-79	verified_measured	legkg	381	9.2526573195579	3.42438391467977
2	60-79	verified_measured	trunk_leg_ratio	381	1.66861726254045	0.501065131795651
2	60-79	remaining	age	113	66.9437349390682	5.07564353187469
2	60-79	remaining	BMI	113	31.407200781802	7.44383085560056
2	60-79	remaining	waist	111	105.879095393543	17.0364054105378
2	60-79	remaining	SAPA	113	1.27858283455931	1.38144815170854
2	60-79	remaining	fatkg	113	35.8931636771374	14.0237796822838
2	60-79	remaining	leankg	113	50.5161187485864	12.5236433443321
2	60-79	remaining	female	113	0.535464584065036	0.498740677383642
2	60-79	remaining	trunkkg	113	18.5201423693519	7.31465461785243
2	60-79	remaining	legkg	113	11.9825569903042	5.64874705033352
2	60-79	remaining	trunk_leg_ratio	113	1.66221535937023	0.49071456464841
3	20-79	all	age	1513	43.6195335863725	15.1479428625539
3	20-79	all	BMI	1513	27.5833425252965	6.06628547896235
3	20-79	all	waist	1504	94.2734583818475	15.8693831146485
3	20-79	all	SAPA	1513	0.0598325053467878	1.6311932489389
3	20-79	all	fatkg	1513	27.546262174452	11.7672537655707
3	20-79	all	leankg	1513	50.4307643665521	12.5243315650941
3	20-79	all	female	1513	0.504160198575501	0.499982692448261
3	20-79	all	trunkkg	1513	13.6879103443916	6.60315886786389
3	20-79	all	legkg	1513	9.51185792690986	4.2628264283788
3	20-79	all	trunk_leg_ratio	1513	1.47838377967551	0.460279749354703
3	20-79	verified_measured	age	1215	43.1087482090077	15.1994734452802
3	20-79	verified_measured	BMI	1215	26.6268388642001	4.88087426292739
3	20-79	verified_measured	waist	1213	91.8178946343348	13.1954603323588
3	20-79	verified_measured	SAPA	1215	-0.11522596951804	1.51758513005164
3	20-79	verified_measured	fatkg	1215	25.6068818682134	9.46189149365053
3	20-79	verified_measured	leankg	1215	49.290169638678	11.1526433041197
3	20-79	verified_measured	female	1215	0.490447558259219	0.499908742528863
3	20-79	verified_measured	trunkkg	1215	12.5773240245263	5.30950780603045
3	20-79	verified_measured	legkg	1215	8.9282261770097	3.63839526924886
3	20-79	verified_measured	trunk_leg_ratio	1215	1.4593201821867	0.461965193781034
3	20-79	remaining	age	298	46.0109655461469	14.6696322980792
3	20-79	remaining	BMI	298	32.0615706151223	8.55675027286268
3	20-79	remaining	waist	291	106.041567238646	21.3753435177951
3	20-79	remaining	SAPA	298	0.879433946916916	1.87627233921657
3	20-79	remaining	fatkg	298	36.6261933001702	16.3569124008313
3	20-79	remaining	leankg	298	55.7708833407108	16.5621941460942
3	20-79	remaining	female	298	0.56836103078106	0.495304723852449
3	20-79	remaining	trunkkg	298	18.8875337813744	9.10728007282266
3	20-79	remaining	legkg	298	12.244347307579	5.67535905417458
3	20-79	remaining	trunk_leg_ratio	298	1.56763711057198	0.441488769063405
3	40-79	all	age	986	55.0666035615083	10.6411860987639
3	40-79	all	BMI	986	28.3212074396132	6.08252697621464
3	40-79	all	waist	978	97.8294351535505	15.4394593823008
3	40-79	all	SAPA	986	0.508320537874342	1.52783339293138
3	40-79	all	fatkg	986	29.4576567743509	11.3042522490032
3	40-79	all	leankg	986	50.0597725113307	12.7549901400047
3	40-79	all	female	986	0.526944200817535	0.499273482214211
3	40-79	all	trunkkg	986	15.0412147738385	6.313444560691
3	40-79	all	legkg	986	9.84081762563469	4.24295975075555
3	40-79	all	trunk_leg_ratio	986	1.59563607792136	0.48508320244135
3	40-79	verified_measured	age	769	55.0572106836627	10.6682318551157
3	40-79	verified_measured	BMI	769	27.1611662705699	4.72018577994882
3	40-79	verified_measured	waist	767	94.9552408940981	12.7071991614932
3	40-79	verified_measured	SAPA	769	0.326512334922995	1.45269659687565
3	40-79	verified_measured	fatkg	769	27.2719164361428	8.61559431823341
3	40-79	verified_measured	leankg	769	48.5273588280716	11.3562046616167
3	40-79	verified_measured	female	769	0.523907488175586	0.49942810494518
3	40-79	verified_measured	trunkkg	769	13.8308743494997	4.88818076223203
3	40-79	verified_measured	legkg	769	9.13848260253635	3.40408651956715
3	40-79	verified_measured	trunk_leg_ratio	769	1.58604549479673	0.488409501984972
3	40-79	remaining	age	217	55.1035948586887	10.5339170932016
3	40-79	remaining	BMI	217	32.8897143797526	8.29367541695043
3	40-79	remaining	waist	211	109.351300488869	19.5139618831003
3	40-79	remaining	SAPA	217	1.2243227446258	1.60418107384101
3	40-79	remaining	fatkg	217	38.0656011912566	15.6779126807507
3	40-79	remaining	leankg	217	56.0947674183717	15.8064139129631
3	40-79	remaining	female	217	0.53890346842818	0.498484222563019
3	40-79	remaining	trunkkg	217	19.8078116637432	8.61654300818266
3	40-79	remaining	legkg	217	12.6067732769967	5.80283718253196
3	40-79	remaining	trunk_leg_ratio	217	1.63340598362305	0.469855747534028
3	40-59	all	age	492	48.5660247033928	5.70543049891014
3	40-59	all	BMI	492	28.3924836000112	6.36429492618506
3	40-59	all	waist	487	97.154067886879	16.1257503071203
3	40-59	all	SAPA	492	0.395131365645306	1.57817510982363
3	40-59	all	fatkg	492	29.2523527865935	11.77432945975
3	40-59	all	leankg	492	51.631621847157	13.1713486261998
3	40-59	all	female	492	0.515173615188409	0.499769708367878
3	40-59	all	trunkkg	492	14.8448845498555	6.62680183024354
3	40-59	all	legkg	492	9.85826999618695	4.3168085252406
3	40-59	all	trunk_leg_ratio	492	1.55669534795761	0.470745497162748
3	40-59	verified_measured	age	388	48.5635909271576	5.58535230778348
3	40-59	verified_measured	BMI	388	27.0787167516031	4.8422139103852
3	40-59	verified_measured	waist	387	93.742282286043	12.6997415313634
3	40-59	verified_measured	SAPA	388	0.197549505488002	1.47756858054392
3	40-59	verified_measured	fatkg	388	26.772442880444	8.67087418996477
3	40-59	verified_measured	leankg	388	49.7709664347793	11.4506465415416
3	40-59	verified_measured	female	388	0.508838899487966	0.499921867751193
3	40-59	verified_measured	trunkkg	388	13.4551441606734	4.93574714540015
3	40-59	verified_measured	legkg	388	9.08022342916462	3.39220232207119
3	40-59	verified_measured	trunk_leg_ratio	388	1.54391214813222	0.476340071245213
3	40-59	remaining	age	104	48.5758700426448	6.16736015668268
3	40-59	remaining	BMI	104	33.7070561289014	8.61852066002072
3	40-59	remaining	waist	100	111.303704828859	20.5212733080046
3	40-59	remaining	SAPA	104	1.19440798574836	1.71391556290819
3	40-59	remaining	fatkg	104	39.2843162794425	16.4253823862991
3	40-59	remaining	leankg	104	59.1585191442963	16.5593692339545
3	40-59	remaining	female	104	0.540799399611798	0.498332628864814
3	40-59	remaining	trunkkg	104	20.4667923515221	9.14291491946314
3	40-59	remaining	legkg	104	13.0056967380816	5.9256844624743
3	40-59	remaining	trunk_leg_ratio	104	1.60840714347571	0.443657548118567
3	60-79	all	age	494	67.6062695506742	5.4876649174315
3	60-79	all	BMI	494	28.1837151848634	5.49574180228943
3	60-79	all	waist	491	99.1276147662099	13.934661556985
3	60-79	all	SAPA	494	0.726663310775299	1.40009434368311
3	60-79	all	fatkg	494	29.8536897260176	10.3257307451996
3	60-79	all	leankg	494	47.0276632043345	11.3096022717983
3	60-79	all	female	494	0.549649749893655	0.497528795483736
3	60-79	all	trunkkg	494	15.4199372670286	5.64090638212349
3	60-79	all	legkg	494	9.80715187028872	4.09653585817017
3	60-79	all	trunk_leg_ratio	494	1.67075304177606	0.503163908077184
3	60-79	verified_measured	age	381	67.7832271242657	5.57928112418513
3	60-79	verified_measured	BMI	381	27.3227485579899	4.46697884245993
3	60-79	verified_measured	waist	380	97.3331165870461	12.3816719195039
3	60-79	verified_measured	SAPA	381	0.579250122036619	1.36785455002469
3	60-79	verified_measured	fatkg	381	28.2507708994183	8.4207274772422
3	60-79	verified_measured	leankg	381	46.0901710280365	10.7597118024054
3	60-79	verified_measured	female	381	0.553438491616808	0.497136125838507
3	60-79	verified_measured	trunkkg	381	14.5672199840657	4.70740474953922
3	60-79	verified_measured	legkg	381	9.2526573195579	3.42438391467977
3	60-79	verified_measured	trunk_leg_ratio	381	1.66861726254045	0.501065131795651
3	60-79	remaining	age	113	66.9437349390682	5.07564353187469
3	60-79	remaining	BMI	113	31.407200781802	7.44383085560056
3	60-79	remaining	waist	111	105.879095393543	17.0364054105378
3	60-79	remaining	SAPA	113	1.27858283455931	1.38144815170854
3	60-79	remaining	fatkg	113	35.8550672351183	13.9531907389107
3	60-79	remaining	leankg	113	50.5376628178078	12.5591745174532
3	60-79	remaining	female	113	0.535464584065036	0.498740677383642
3	60-79	remaining	trunkkg	113	18.6125370660164	7.42109851543334
3	60-79	remaining	legkg	113	11.8831965647882	5.49975606841412
3	60-79	remaining	trunk_leg_ratio	113	1.678749465086	0.510865942709891
4	20-79	all	age	1513	43.6195335863725	15.1479428625539
4	20-79	all	BMI	1513	27.5833425252965	6.06628547896235
4	20-79	all	waist	1504	94.2734583818475	15.8693831146485
4	20-79	all	SAPA	1513	0.0598325053467878	1.6311932489389
4	20-79	all	fatkg	1513	27.6075680008875	11.824769013617
4	20-79	all	leankg	1513	50.3821888929022	12.4752131979252
4	20-79	all	female	1513	0.504160198575501	0.499982692448261
4	20-79	all	trunkkg	1513	13.705708948043	6.63836342813538
4	20-79	all	legkg	1513	9.55153943121614	4.28164982695266
4	20-79	all	trunk_leg_ratio	1513	1.47432846938199	0.466856288639533
4	20-79	verified_measured	age	1215	43.1087482090077	15.1994734452802
4	20-79	verified_measured	BMI	1215	26.6268388642001	4.88087426292739
4	20-79	verified_measured	waist	1213	91.8178946343348	13.1954603323588
4	20-79	verified_measured	SAPA	1215	-0.11522596951804	1.51758513005164
4	20-79	verified_measured	fatkg	1215	25.6068818682134	9.46189149365053
4	20-79	verified_measured	leankg	1215	49.290169638678	11.1526433041197
4	20-79	verified_measured	female	1215	0.490447558259219	0.499908742528863
4	20-79	verified_measured	trunkkg	1215	12.5773240245263	5.30950780603045
4	20-79	verified_measured	legkg	1215	8.9282261770097	3.63839526924886
4	20-79	verified_measured	trunk_leg_ratio	1215	1.4593201821867	0.461965193781034
4	20-79	remaining	age	298	46.0109655461469	14.6696322980792
4	20-79	remaining	BMI	298	32.0615706151223	8.55675027286268
4	20-79	remaining	waist	291	106.041567238646	21.3753435177951
4	20-79	remaining	SAPA	298	0.879433946916916	1.87627233921657
4	20-79	remaining	fatkg	298	36.9745251832529	16.3961179102035
4	20-79	remaining	leankg	298	55.4948836977417	16.4381953841256
4	20-79	remaining	female	298	0.56836103078106	0.495304723852449
4	20-79	remaining	trunkkg	298	18.9886631761912	9.19408105351276
4	20-79	remaining	legkg	298	12.4698125516225	5.6435361204962
4	20-79	remaining	trunk_leg_ratio	298	1.54459535494839	0.482941305200504
4	40-79	all	age	986	55.0666035615083	10.6411860987639
4	40-79	all	BMI	986	28.3212074396132	6.08252697621464
4	40-79	all	waist	978	97.8294351535505	15.4394593823008
4	40-79	all	SAPA	986	0.508320537874342	1.52783339293138
4	40-79	all	fatkg	986	29.5150819439778	11.4085818368112
4	40-79	all	leankg	986	50.0198625409243	12.6538944232063
4	40-79	all	female	986	0.526944200817535	0.499273482214211
4	40-79	all	trunkkg	986	15.0848385799622	6.38079312034693
4	40-79	all	legkg	986	9.85084225017952	4.25397664002519
4	40-79	all	trunk_leg_ratio	986	1.5971855026879	0.486607392579943
4	40-79	verified_measured	age	769	55.0572106836627	10.6682318551157
4	40-79	verified_measured	BMI	769	27.1611662705699	4.72018577994882
4	40-79	verified_measured	waist	767	94.9552408940981	12.7071991614932
4	40-79	verified_measured	SAPA	769	0.326512334922995	1.45269659687565
4	40-79	verified_measured	fatkg	769	27.2719164361428	8.61559431823341
4	40-79	verified_measured	leankg	769	48.5273588280716	11.3562046616167
4	40-79	verified_measured	female	769	0.523907488175586	0.49942810494518
4	40-79	verified_measured	trunkkg	769	13.8308743494997	4.88818076223203
4	40-79	verified_measured	legkg	769	9.13848260253635	3.40408651956715
4	40-79	verified_measured	trunk_leg_ratio	769	1.58604549479673	0.488409501984972
4	40-79	remaining	age	217	55.1035948586887	10.5339170932016
4	40-79	remaining	BMI	217	32.8897143797526	8.29367541695043
4	40-79	remaining	waist	211	109.351300488869	19.5139618831003
4	40-79	remaining	SAPA	217	1.2243227446258	1.60418107384101
4	40-79	remaining	fatkg	217	38.3491797880034	15.8918999402331
4	40-79	remaining	leankg	217	55.8976828737795	15.4759678337931
4	40-79	remaining	female	217	0.53890346842818	0.498484222563019
4	40-79	remaining	trunkkg	217	20.0232359769093	8.73933657518972
4	40-79	remaining	legkg	217	12.6562771614398	5.81888137793606
4	40-79	remaining	trunk_leg_ratio	217	1.64105739682591	0.476920819422041
4	40-59	all	age	492	48.5660247033928	5.70543049891014
4	40-59	all	BMI	492	28.3924836000112	6.36429492618506
4	40-59	all	waist	487	97.154067886879	16.1257503071203
4	40-59	all	SAPA	492	0.395131365645306	1.57817510982363
4	40-59	all	fatkg	492	29.3576444373008	11.9102156967268
4	40-59	all	leankg	492	51.5453989780256	13.0494060601472
4	40-59	all	female	492	0.515173615188409	0.499769708367878
4	40-59	all	trunkkg	492	14.9133391346182	6.71256923357525
4	40-59	all	legkg	492	9.88291316619943	4.33706698044015
4	40-59	all	trunk_leg_ratio	492	1.55886660066373	0.474239278318545
4	40-59	verified_measured	age	388	48.5635909271576	5.58535230778348
4	40-59	verified_measured	BMI	388	27.0787167516031	4.8422139103852
4	40-59	verified_measured	waist	387	93.742282286043	12.6997415313634
4	40-59	verified_measured	SAPA	388	0.197549505488002	1.47756858054392
4	40-59	verified_measured	fatkg	388	26.772442880444	8.67087418996477
4	40-59	verified_measured	leankg	388	49.7709664347793	11.4506465415416
4	40-59	verified_measured	female	388	0.508838899487966	0.499921867751193
4	40-59	verified_measured	trunkkg	388	13.4551441606734	4.93574714540015
4	40-59	verified_measured	legkg	388	9.08022342916462	3.39220232207119
4	40-59	verified_measured	trunk_leg_ratio	388	1.54391214813222	0.476340071245213
4	40-59	remaining	age	104	48.5758700426448	6.16736015668268
4	40-59	remaining	BMI	104	33.7070561289014	8.61852066002072
4	40-59	remaining	waist	100	111.303704828859	20.5212733080046
4	40-59	remaining	SAPA	104	1.19440798574836	1.71391556290819
4	40-59	remaining	fatkg	104	39.8155435632863	16.5875315797152
4	40-59	remaining	leankg	104	58.7234994607199	16.2627709707718
4	40-59	remaining	female	104	0.540799399611798	0.498332628864814
4	40-59	remaining	trunkkg	104	20.812165824973	9.24046388405228
4	40-59	remaining	legkg	104	13.1300287642498	5.93322857184239
4	40-59	remaining	trunk_leg_ratio	104	1.61936175070111	0.46071707885003
4	60-79	all	age	494	67.6062695506742	5.4876649174315
4	60-79	all	BMI	494	28.1837151848634	5.49574180228943
4	60-79	all	waist	491	99.1276147662099	13.934661556985
4	60-79	all	SAPA	494	0.726663310775299	1.40009434368311
4	60-79	all	fatkg	494	29.8187800900948	10.3658636976729
4	60-79	all	leankg	494	47.077091167315	11.2854611078776
4	60-79	all	female	494	0.549649749893655	0.497528795483736
4	60-79	all	trunkkg	494	15.4156623125682	5.671737501586
4	60-79	all	legkg	494	9.78897720959868	4.08821686400488
4	60-79	all	trunk_leg_ratio	494	1.67110295572436	0.501412592515885
4	60-79	verified_measured	age	381	67.7832271242657	5.57928112418513
4	60-79	verified_measured	BMI	381	27.3227485579899	4.46697884245993
4	60-79	verified_measured	waist	380	97.3331165870461	12.3816719195039
4	60-79	verified_measured	SAPA	381	0.579250122036619	1.36785455002469
4	60-79	verified_measured	fatkg	381	28.2507708994183	8.4207274772422
4	60-79	verified_measured	leankg	381	46.0901710280365	10.7597118024054
4	60-79	verified_measured	female	381	0.553438491616808	0.497136125838507
4	60-79	verified_measured	trunkkg	381	14.5672199840657	4.70740474953922
4	60-79	verified_measured	legkg	381	9.2526573195579	3.42438391467977
4	60-79	verified_measured	trunk_leg_ratio	381	1.66861726254045	0.501065131795651
4	60-79	remaining	age	113	66.9437349390682	5.07564353187469
4	60-79	remaining	BMI	113	31.407200781802	7.44383085560056
4	60-79	remaining	waist	111	105.879095393543	17.0364054105378
4	60-79	remaining	SAPA	113	1.27858283455931	1.38144815170854
4	60-79	remaining	fatkg	113	35.6894548459422	14.1632342365536
4	60-79	remaining	leankg	113	50.7721505981846	12.3877211142106
4	60-79	remaining	female	113	0.535464584065036	0.498740677383642
4	60-79	remaining	trunkkg	113	18.5922565502477	7.54032517781623
4	60-79	remaining	legkg	113	11.7969754141008	5.50240236634846
4	60-79	remaining	trunk_leg_ratio	113	1.68040946764554	0.502602199126129
5	20-79	all	age	1513	43.6195335863725	15.1479428625539
5	20-79	all	BMI	1513	27.5833425252965	6.06628547896235
5	20-79	all	waist	1504	94.2734583818475	15.8693831146485
5	20-79	all	SAPA	1513	0.0598325053467878	1.6311932489389
5	20-79	all	fatkg	1513	27.6037501021213	11.8342488240571
5	20-79	all	leankg	1513	50.3828861339835	12.4837715405641
5	20-79	all	female	1513	0.504160198575501	0.499982692448261
5	20-79	all	trunkkg	1513	13.7224239937202	6.6446554645073
5	20-79	all	legkg	1513	9.52836045062982	4.27102675089525
5	20-79	all	trunk_leg_ratio	1513	1.48251528727708	0.475629439884839
5	20-79	verified_measured	age	1215	43.1087482090077	15.1994734452802
5	20-79	verified_measured	BMI	1215	26.6268388642001	4.88087426292739
5	20-79	verified_measured	waist	1213	91.8178946343348	13.1954603323588
5	20-79	verified_measured	SAPA	1215	-0.11522596951804	1.51758513005164
5	20-79	verified_measured	fatkg	1215	25.6068818682134	9.46189149365053
5	20-79	verified_measured	leankg	1215	49.290169638678	11.1526433041197
5	20-79	verified_measured	female	1215	0.490447558259219	0.499908742528863
5	20-79	verified_measured	trunkkg	1215	12.5773240245263	5.30950780603045
5	20-79	verified_measured	legkg	1215	8.9282261770097	3.63839526924886
5	20-79	verified_measured	trunk_leg_ratio	1215	1.4593201821867	0.461965193781034
5	20-79	remaining	age	298	46.0109655461469	14.6696322980792
5	20-79	remaining	BMI	298	32.0615706151223	8.55675027286268
5	20-79	remaining	waist	291	106.041567238646	21.3753435177951
5	20-79	remaining	SAPA	298	0.879433946916916	1.87627233921657
5	20-79	remaining	fatkg	298	36.9528323696339	16.4472804284576
5	20-79	remaining	leankg	298	55.4988453325962	16.473840963749
5	20-79	remaining	female	298	0.56836103078106	0.495304723852449
5	20-79	remaining	trunkkg	298	19.083635932862	9.16488384088555
5	20-79	remaining	legkg	298	12.3381125416068	5.66459621112144
5	20-79	remaining	trunk_leg_ratio	298	1.59111180957697	0.521433765147907
5	40-79	all	age	986	55.0666035615083	10.6411860987639
5	40-79	all	BMI	986	28.3212074396132	6.08252697621464
5	40-79	all	waist	978	97.8294351535505	15.4394593823008
5	40-79	all	SAPA	986	0.508320537874342	1.52783339293138
5	40-79	all	fatkg	986	29.5263428951496	11.4471071341348
5	40-79	all	leankg	986	50.0089372184048	12.6516140939702
5	40-79	all	female	986	0.526944200817535	0.499273482214211
5	40-79	all	trunkkg	986	15.0848549339753	6.3818041776057
5	40-79	all	legkg	986	9.84884359390505	4.26930571435298
5	40-79	all	trunk_leg_ratio	986	1.60268501733354	0.503989902483392
5	40-79	verified_measured	age	769	55.0572106836627	10.6682318551157
5	40-79	verified_measured	BMI	769	27.1611662705699	4.72018577994882
5	40-79	verified_measured	waist	767	94.9552408940981	12.7071991614932
5	40-79	verified_measured	SAPA	769	0.326512334922995	1.45269659687565
5	40-79	verified_measured	fatkg	769	27.2719164361428	8.61559431823341
5	40-79	verified_measured	leankg	769	48.5273588280716	11.3562046616167
5	40-79	verified_measured	female	769	0.523907488175586	0.49942810494518
5	40-79	verified_measured	trunkkg	769	13.8308743494997	4.88818076223203
5	40-79	verified_measured	legkg	769	9.13848260253635	3.40408651956715
5	40-79	verified_measured	trunk_leg_ratio	769	1.58604549479673	0.488409501984972
5	40-79	remaining	age	217	55.1035948586887	10.5339170932016
5	40-79	remaining	BMI	217	32.8897143797526	8.29367541695043
5	40-79	remaining	waist	211	109.351300488869	19.5139618831003
5	40-79	remaining	SAPA	217	1.2243227446258	1.60418107384101
5	40-79	remaining	fatkg	217	38.4047889355612	15.9973661563301
5	40-79	remaining	leankg	217	55.8437311371245	15.4871732846238
5	40-79	remaining	female	217	0.53890346842818	0.498484222563019
5	40-79	remaining	trunkkg	217	20.023316736759	8.74293586955967
5	40-79	remaining	legkg	217	12.6464073404994	5.87876521931115
5	40-79	remaining	trunk_leg_ratio	217	1.66821525558599	0.556339847060677
5	40-59	all	age	492	48.5660247033928	5.70543049891014
5	40-59	all	BMI	492	28.3924836000112	6.36429492618506
5	40-59	all	waist	487	97.154067886879	16.1257503071203
5	40-59	all	SAPA	492	0.395131365645306	1.57817510982363
5	40-59	all	fatkg	492	29.3303686453699	11.9824712952295
5	40-59	all	leankg	492	51.5739301192407	13.0311176504948
5	40-59	all	female	492	0.515173615188409	0.499769708367878
5	40-59	all	trunkkg	492	14.9057186375248	6.73129672970791
5	40-59	all	legkg	492	9.84939640835679	4.35106534086988
5	40-59	all	trunk_leg_ratio	492	1.57076549160889	0.502644644863483
5	40-59	verified_measured	age	388	48.5635909271576	5.58535230778348
5	40-59	verified_measured	BMI	388	27.0787167516031	4.8422139103852
5	40-59	verified_measured	waist	387	93.742282286043	12.6997415313634
5	40-59	verified_measured	SAPA	388	0.197549505488002	1.47756858054392
5	40-59	verified_measured	fatkg	388	26.772442880444	8.67087418996477
5	40-59	verified_measured	leankg	388	49.7709664347793	11.4506465415416
5	40-59	verified_measured	female	388	0.508838899487966	0.499921867751193
5	40-59	verified_measured	trunkkg	388	13.4551441606734	4.93574714540015
5	40-59	verified_measured	legkg	388	9.08022342916462	3.39220232207119
5	40-59	verified_measured	trunk_leg_ratio	388	1.54391214813222	0.476340071245213
5	40-59	remaining	age	104	48.5758700426448	6.16736015668268
5	40-59	remaining	BMI	104	33.7070561289014	8.61852066002072
5	40-59	remaining	waist	100	111.303704828859	20.5212733080046
5	40-59	remaining	SAPA	104	1.19440798574836	1.71391556290819
5	40-59	remaining	fatkg	104	39.6779291867919	16.9327915630772
5	40-59	remaining	leankg	104	58.8674474428331	16.1241464656555
5	40-59	remaining	female	104	0.540799399611798	0.498332628864814
5	40-59	remaining	trunkkg	104	20.7737181803089	9.33321128200877
5	40-59	remaining	legkg	104	12.9609268828339	6.07388400608746
5	40-59	remaining	trunk_leg_ratio	104	1.67939514817459	0.584899699221926
5	60-79	all	age	494	67.6062695506742	5.4876649174315
5	60-79	all	BMI	494	28.1837151848634	5.49574180228943
5	60-79	all	waist	491	99.1276147662099	13.934661556985
5	60-79	all	SAPA	494	0.726663310775299	1.40009434368311
5	60-79	all	fatkg	494	29.9043787113979	10.3258430758538
5	60-79	all	leankg	494	46.9900540265798	11.2882114367732
5	60-79	all	female	494	0.549649749893655	0.497528795483736
5	60-79	all	trunkkg	494	15.4304102103674	5.63077310114695
5	60-79	all	legkg	494	9.84777721062902	4.1069950386785
5	60-79	all	trunk_leg_ratio	494	1.66425802488503	0.500860693451693
5	60-79	verified_measured	age	381	67.7832271242657	5.57928112418513
5	60-79	verified_measured	BMI	381	27.3227485579899	4.46697884245993
5	60-79	verified_measured	waist	380	97.3331165870461	12.3816719195039
5	60-79	verified_measured	SAPA	381	0.579250122036619	1.36785455002469
5	60-79	verified_measured	fatkg	381	28.2507708994183	8.4207274772422
5	60-79	verified_measured	leankg	381	46.0901710280365	10.7597118024054
5	60-79	verified_measured	female	381	0.553438491616808	0.497136125838507
5	60-79	verified_measured	trunkkg	381	14.5672199840657	4.70740474953922
5	60-79	verified_measured	legkg	381	9.2526573195579	3.42438391467977
5	60-79	verified_measured	trunk_leg_ratio	381	1.66861726254045	0.501065131795651
5	60-79	remaining	age	113	66.9437349390682	5.07564353187469
5	60-79	remaining	BMI	113	31.407200781802	7.44383085560056
5	60-79	remaining	waist	111	105.879095393543	17.0364054105378
5	60-79	remaining	SAPA	113	1.27858283455931	1.38144815170854
5	60-79	remaining	fatkg	113	36.0955373446406	13.8481261014046
5	60-79	remaining	leankg	113	50.3592437189471	12.5166706727715
5	60-79	remaining	female	113	0.535464584065036	0.498740677383642
5	60-79	remaining	trunkkg	113	18.6622210321249	7.36285637959351
5	60-79	remaining	legkg	113	12.0759244319514	5.46121116751372
5	60-79	remaining	trunk_leg_ratio	113	1.64793690469605	0.499756951031182
