## Supplementary tables, figure source data and SAPA calculator for "A shared cardiovascular and cerebrovascular risk marker phenotype: physiological context and prognosis": Composition_Counts_NHANES_2001_2004.csv

domain	group	n	females	cycle2003_2004
age40_79	all	2081	1038	1000
age40_79	verified_measured	1676	834	789
age40_79	remaining_imputed_or_unresolved	405	204	211
age40_59	all	1115	560	497
age40_59	verified_measured	915	455	403
age40_59	remaining_imputed_or_unresolved	200	105	94
age60_79	all	966	478	503
age60_79	verified_measured	761	379	386
age60_79	remaining_imputed_or_unresolved	205	99	117
age20_79	all	3242	1579	1537
age20_79	verified_measured	2668	1278	1240
age20_79	remaining_imputed_or_unresolved	574	301	297
