## Supplementary tables, figure source data and SAPA calculator for "A shared cardiovascular and cerebrovascular risk marker phenotype: physiological context and prognosis": Composition_Summary_NHANES_1999_2000.csv

domain	group	variable	n	mean	sd
20-79	all	BMI	1513	27.5833425252965	6.06628547896235
40-59	all	BMI	492	28.3924836000112	6.36429492618506
40-79	all	BMI	986	28.3212074396132	6.08252697621464
60-79	all	BMI	494	28.1837151848634	5.49574180228943
20-79	remaining	BMI	298	32.0615706151223	8.55675027286268
40-59	remaining	BMI	104	33.7070561289014	8.61852066002072
40-79	remaining	BMI	217	32.8897143797526	8.29367541695043
60-79	remaining	BMI	113	31.407200781802	7.44383085560056
20-79	verified_measured	BMI	1215	26.6268388642001	4.88087426292739
40-59	verified_measured	BMI	388	27.0787167516031	4.8422139103852
40-79	verified_measured	BMI	769	27.1611662705699	4.72018577994882
60-79	verified_measured	BMI	381	27.3227485579899	4.46697884245993
20-79	all	SAPA	1513	0.0598325053467878	1.6311932489389
40-59	all	SAPA	492	0.395131365645306	1.57817510982363
40-79	all	SAPA	986	0.508320537874342	1.52783339293138
60-79	all	SAPA	494	0.726663310775299	1.40009434368311
20-79	remaining	SAPA	298	0.879433946916916	1.87627233921657
40-59	remaining	SAPA	104	1.19440798574836	1.71391556290819
40-79	remaining	SAPA	217	1.2243227446258	1.60418107384101
60-79	remaining	SAPA	113	1.27858283455931	1.38144815170854
20-79	verified_measured	SAPA	1215	-0.11522596951804	1.51758513005164
40-59	verified_measured	SAPA	388	0.197549505488002	1.47756858054392
40-79	verified_measured	SAPA	769	0.326512334922995	1.45269659687565
60-79	verified_measured	SAPA	381	0.579250122036619	1.36785455002469
20-79	all	age	1513	43.6195335863725	15.1479428625539
40-59	all	age	492	48.5660247033928	5.70543049891014
40-79	all	age	986	55.0666035615083	10.6411860987639
60-79	all	age	494	67.6062695506742	5.4876649174315
20-79	remaining	age	298	46.0109655461469	14.6696322980792
40-59	remaining	age	104	48.5758700426448	6.16736015668268
40-79	remaining	age	217	55.1035948586887	10.5339170932016
60-79	remaining	age	113	66.9437349390682	5.07564353187469
20-79	verified_measured	age	1215	43.1087482090077	15.1994734452802
40-59	verified_measured	age	388	48.5635909271576	5.58535230778348
40-79	verified_measured	age	769	55.0572106836627	10.6682318551157
60-79	verified_measured	age	381	67.7832271242657	5.57928112418513
20-79	all	fatkg	1513	27.5807816332033	11.8123831076506
40-59	all	fatkg	492	29.3174801589492	11.8820319292699
40-79	all	fatkg	986	29.5015723653503	11.3781630726427
60-79	all	fatkg	494	29.8566876296773	10.3275802731318
20-79	remaining	fatkg	298	36.8223284600557	16.4311992266271
40-59	remaining	fatkg	104	39.6129029896704	16.6113422503486
40-79	remaining	fatkg	217	38.2824664047477	15.8206045831439
60-79	remaining	fatkg	113	35.8692893825133	13.9525885207327
20-79	verified_measured	fatkg	1215	25.6068818682134	9.46189149365053
40-59	verified_measured	fatkg	388	26.772442880444	8.67087418996477
40-79	verified_measured	fatkg	769	27.2719164361428	8.61559431823341
60-79	verified_measured	fatkg	381	28.2507708994183	8.4207274772422
20-79	all	female	1513	0.504160198575501	0.499982692448261
40-59	all	female	492	0.515173615188409	0.499769708367878
40-79	all	female	986	0.526944200817535	0.499273482214211
60-79	all	female	494	0.549649749893655	0.497528795483736
20-79	remaining	female	298	0.56836103078106	0.495304723852449
40-59	remaining	female	104	0.540799399611798	0.498332628864814
40-79	remaining	female	217	0.53890346842818	0.498484222563019
60-79	remaining	female	113	0.535464584065036	0.498740677383642
20-79	verified_measured	female	1215	0.490447558259219	0.499908742528863
40-59	verified_measured	female	388	0.508838899487966	0.499921867751193
40-79	verified_measured	female	769	0.523907488175586	0.49942810494518
60-79	verified_measured	female	381	0.553438491616808	0.497136125838507
20-79	all	leankg	1513	50.4007548609321	12.484448738446
40-59	all	leankg	492	51.5770717024426	13.0817294951523
40-79	all	leankg	986	50.0254232095068	12.6881538271391
60-79	all	leankg	494	47.0322814818719	11.3056886430225
20-79	remaining	leankg	298	55.6003731590399	16.444067158699
40-59	remaining	leankg	104	58.8832976522284	16.3211743685617
40-79	remaining	leankg	217	55.9251427246402	15.6026795784621
60-79	remaining	leankg	113	50.5595720688393	12.5354445742731
20-79	verified_measured	leankg	1215	49.290169638678	11.1526433041197
40-59	verified_measured	leankg	388	49.7709664347793	11.4506465415416
40-79	verified_measured	leankg	769	48.5273588280716	11.3562046616167
60-79	verified_measured	leankg	381	46.0901710280365	10.7597118024054
20-79	all	legkg	1513	9.53137668129086	4.27440773634751
40-59	all	legkg	492	9.86912261782469	4.33323529087489
40-79	all	legkg	986	9.8500292914179	4.25634282207604
60-79	all	legkg	494	9.8131981197655	4.10353736130467
20-79	remaining	legkg	298	12.3552503793469	5.67015088182545
40-59	remaining	legkg	104	13.06045139979	5.95626614590972
40-79	remaining	legkg	217	12.6522625854911	5.82925894169341
60-79	remaining	legkg	113	11.9118801587282	5.51265351713254
20-79	verified_measured	legkg	1215	8.9282261770097	3.63839526924886
40-59	verified_measured	legkg	388	9.08022342916462	3.39220232207119
40-79	verified_measured	legkg	769	9.13848260253635	3.40408651956715
60-79	verified_measured	legkg	381	9.2526573195579	3.42438391467977
20-79	all	trunk_leg_ratio	1513	1.47807394957487	0.468483528592754
40-59	all	trunk_leg_ratio	492	1.56061535695423	0.47996542676749
40-79	all	trunk_leg_ratio	986	1.59771154883377	0.490209618624442
60-79	all	trunk_leg_ratio	494	1.66927038471479	0.50154509829866
20-79	remaining	trunk_leg_ratio	298	1.56587669547497	0.487241156882055
40-59	remaining	trunk_leg_ratio	104	1.62818473949522	0.486000187264113
40-79	remaining	trunk_leg_ratio	217	1.64365513278109	0.49358760876362
60-79	remaining	trunk_leg_ratio	113	1.67171569427305	0.503113233051337
20-79	verified_measured	trunk_leg_ratio	1215	1.4593201821867	0.461965193781034
40-59	verified_measured	trunk_leg_ratio	388	1.54391214813222	0.476340071245213
40-79	verified_measured	trunk_leg_ratio	769	1.58604549479673	0.488409501984972
60-79	verified_measured	trunk_leg_ratio	381	1.66861726254045	0.501065131795651
20-79	all	trunkkg	1513	13.701659473293	6.63288164465485
40-59	all	trunkkg	492	14.8854005398555	6.687850542472
40-79	all	trunkkg	986	15.0676183614469	6.35190813049276
60-79	all	trunkkg	494	15.41911792324	5.63090755162973
20-79	remaining	trunkkg	298	18.965654577381	9.18446408180447
40-59	remaining	trunkkg	104	20.6712074136411	9.23860909669616
40-79	remaining	trunkkg	217	19.9381986068157	8.6826987816101
60-79	remaining	trunkkg	113	18.6086500738209	7.38618892473399
20-79	verified_measured	trunkkg	1215	12.5773240245263	5.30950780603045
40-59	verified_measured	trunkkg	388	13.4551441606734	4.93574714540015
40-79	verified_measured	trunkkg	769	13.8308743494997	4.88818076223203
60-79	verified_measured	trunkkg	381	14.5672199840657	4.70740474953922
20-79	all	waist	1504	94.2734583818475	15.8693831146485
40-59	all	waist	487	97.154067886879	16.1257503071203
40-79	all	waist	978	97.8294351535505	15.4394593823008
60-79	all	waist	491	99.1276147662099	13.934661556985
20-79	remaining	waist	291	106.041567238646	21.3753435177951
40-59	remaining	waist	100	111.303704828859	20.5212733080046
40-79	remaining	waist	211	109.351300488869	19.5139618831003
60-79	remaining	waist	111	105.879095393543	17.0364054105378
20-79	verified_measured	waist	1213	91.8178946343348	13.1954603323588
40-59	verified_measured	waist	387	93.742282286043	12.6997415313634
40-79	verified_measured	waist	767	94.9552408940981	12.7071991614932
60-79	verified_measured	waist	380	97.3331165870461	12.3816719195039
