## Supplementary tables, figure source data and SAPA calculator for "A shared cardiovascular and cerebrovascular risk marker phenotype: physiological context and prognosis": Composition_Summary_NHANES_2001_2004.csv

domain	group	variable	unit	n	mean	sd	mean_MI_min	mean_MI_max	sd_MI_min	sd_MI_max
age20_79	all	BMI	kg/m2	3242	28.111420395507	6.18700701665861	28.111420395507	28.111420395507	6.18700701665861	6.18700701665861
age40_59	all	BMI	kg/m2	1115	28.6085761458051	6.22305777998738	28.6085761458051	28.6085761458051	6.22305777998738	6.22305777998738
age40_79	all	BMI	kg/m2	2081	28.5572178317565	5.97441511964728	28.5572178317565	28.5572178317565	5.97441511964728	5.97441511964728
age60_79	all	BMI	kg/m2	966	28.4472856873531	5.40223934967047	28.4472856873531	28.4472856873531	5.40223934967047	5.40223934967047
age20_79	remaining_imputed_or_unresolved	BMI	kg/m2	574	33.0148326751546	8.99094364875799	33.0148326751546	33.0148326751546	8.99094364875799	8.99094364875799
age40_59	remaining_imputed_or_unresolved	BMI	kg/m2	200	33.5853814481337	9.23070440478854	33.5853814481337	33.5853814481337	9.23070440478854	9.23070440478854
age40_79	remaining_imputed_or_unresolved	BMI	kg/m2	405	32.7204635013877	8.63206406005307	32.7204635013877	32.7204635013877	8.63206406005307	8.63206406005307
age60_79	remaining_imputed_or_unresolved	BMI	kg/m2	205	31.1703132308314	7.18356447775602	31.1703132308314	31.1703132308314	7.18356447775602	7.18356447775602
age20_79	verified_measured	BMI	kg/m2	2668	27.1404083429323	4.91398500297847	27.1404083429323	27.1404083429323	4.91398500297847	4.91398500297847
age40_59	verified_measured	BMI	kg/m2	915	27.5601376306858	4.75581302681573	27.5601376306858	27.5601376306858	4.75581302681573	4.75581302681573
age40_79	verified_measured	BMI	kg/m2	1676	27.6136051249262	4.69854395943062	27.6136051249262	27.6136051249262	4.69854395943062	4.69854395943062
age60_79	verified_measured	BMI	kg/m2	761	27.7329365666557	4.56588184835803	27.7329365666557	27.7329365666557	4.56588184835803	4.56588184835803
age20_79	all	SAPA	fixed_projection	3242	-0.0348330477941276	1.61546412381517	-0.0348330477941276	-0.0348330477941276	1.61546412381517	1.61546412381517
age40_59	all	SAPA	fixed_projection	1115	0.238655950542626	1.57509116017529	0.238655950542626	0.238655950542626	1.57509116017529	1.57509116017529
age40_79	all	SAPA	fixed_projection	2081	0.345843981001627	1.51309634398318	0.345843981001627	0.345843981001627	1.51309634398318	1.51309634398318
age60_79	all	SAPA	fixed_projection	966	0.575279278110468	1.34254471276767	0.575279278110468	0.575279278110468	1.34254471276767	1.34254471276767
age20_79	remaining_imputed_or_unresolved	SAPA	fixed_projection	574	0.68493965037075	1.79084275283446	0.68493965037075	0.68493965037075	1.79084275283446	1.79084275283446
age40_59	remaining_imputed_or_unresolved	SAPA	fixed_projection	200	0.935101544553066	1.83502594092541	0.935101544553066	0.935101544553066	1.83502594092541	1.83502594092541
age40_79	remaining_imputed_or_unresolved	SAPA	fixed_projection	405	0.869734498519536	1.67897173064933	0.869734498519536	0.869734498519536	1.67897173064933	1.67897173064933
age60_79	remaining_imputed_or_unresolved	SAPA	fixed_projection	205	0.752580328605996	1.34712238807255	0.752580328605996	0.752580328605996	1.34712238807255	1.34712238807255
age20_79	verified_measured	SAPA	fixed_projection	2668	-0.177368067321901	1.53899797540842	-0.177368067321901	-0.177368067321901	1.53899797540842	1.53899797540842
age40_59	verified_measured	SAPA	fixed_projection	915	0.0919392638150847	1.47325186837564	0.0919392638150847	0.0919392638150847	1.47325186837564	1.47325186837564
age40_79	verified_measured	SAPA	fixed_projection	1676	0.227102549785142	1.44677017917249	0.227102549785142	0.227102549785142	1.44677017917249	1.44677017917249
age60_79	verified_measured	SAPA	fixed_projection	761	0.528766766761273	1.33745511283928	0.528766766761273	0.528766766761273	1.33745511283928	1.33745511283928
age20_79	all	age	years	3242	44.3324982110285	15.197593752618	44.3324982110285	44.3324982110285	15.197593752618	15.197593752618
age40_59	all	age	years	1115	48.8460299600659	5.51833972025705	48.8460299600659	48.8460299600659	5.51833972025705	5.51833972025705
age40_79	all	age	years	2081	54.8276554064742	10.3531999083508	54.8276554064742	54.8276554064742	10.3531999083508	10.3531999083508
age60_79	all	age	years	966	67.6312866105705	5.56090053848489	67.6312866105705	67.6312866105705	5.56090053848489	5.56090053848489
age20_79	remaining_imputed_or_unresolved	age	years	574	47.1678021141549	15.6137469371739	47.1678021141549	47.1678021141549	15.6137469371739	15.6137469371739
age40_59	remaining_imputed_or_unresolved	age	years	200	49.1975278360406	5.73040377200474	49.1975278360406	49.1975278360406	5.73040377200474	5.73040377200474
age40_79	remaining_imputed_or_unresolved	age	years	405	56.1975341609991	11.0398867371778	56.1975341609991	56.1975341609991	11.0398867371778	11.0398867371778
age60_79	remaining_imputed_or_unresolved	age	years	205	68.7433042416812	6.02056065440361	68.7433042416812	68.7433042416812	6.02056065440361	6.02056065440361
age20_79	verified_measured	age	years	2668	43.7710291552701	15.0505984330482	43.7710291552701	43.7710291552701	15.0505984330482	15.0505984330482
age40_59	verified_measured	age	years	915	48.7719816723055	5.4697377171223	48.7719816723055	48.7719816723055	5.4697377171223	5.4697377171223
age40_79	verified_measured	age	years	1676	54.5171680842833	10.165500569314	54.5171680842833	54.5171680842833	10.165500569314	10.165500569314
age60_79	verified_measured	age	years	761	67.3395639583754	5.39606847470664	67.3395639583754	67.3395639583754	5.39606847470664	5.39606847470664
age20_79	all	cycle2003_2004	percent	3242	50.6354608690165		50.6354608690165	50.6354608690165
age40_59	all	cycle2003_2004	percent	1115	50.117929470223		50.117929470223	50.117929470223
age40_79	all	cycle2003_2004	percent	2081	51.4829989348896		51.4829989348896	51.4829989348896
age60_79	all	cycle2003_2004	percent	966	54.4049214374193		54.4049214374193	54.4049214374193
age20_79	remaining_imputed_or_unresolved	cycle2003_2004	percent	574	55.6199085174461		55.6199085174461	55.6199085174461
age40_59	remaining_imputed_or_unresolved	cycle2003_2004	percent	200	52.1097247600346		52.1097247600346	52.1097247600346
age40_79	remaining_imputed_or_unresolved	cycle2003_2004	percent	405	54.7757893658401		54.7757893658401	54.7757893658401
age60_79	remaining_imputed_or_unresolved	cycle2003_2004	percent	205	59.5540469861827		59.5540469861827	59.5540469861827
age20_79	verified_measured	cycle2003_2004	percent	2668	49.6484015588823		49.6484015588823	49.6484015588823
age40_59	verified_measured	cycle2003_2004	percent	915	49.6983279850906		49.6983279850906	49.6983279850906
age40_79	verified_measured	cycle2003_2004	percent	1676	50.7366776418083		50.7366776418083	50.7366776418083
age60_79	verified_measured	cycle2003_2004	percent	761	53.054118608807		53.054118608807	53.054118608807
age20_79	all	fat_ratio	ratio	3242	1.44914138779497	0.46146015287123	1.44759285577381	1.45044963510849	0.458539436964589	0.466488335905144
age40_59	all	fat_ratio	ratio	1115	1.52528793436457	0.466244381103901	1.52393620111598	1.5276917111894	0.461235303272	0.473619395386661
age40_79	all	fat_ratio	ratio	2081	1.55695888307633	0.480319684509002	1.55556523841292	1.55817608065944	0.475371010146195	0.489520182158803
age60_79	all	fat_ratio	ratio	966	1.62475034725649	0.50236850605127	1.62142363498001	1.62893303191069	0.49056890499524	0.527148856960595
age20_79	remaining_imputed_or_unresolved	fat_ratio	ratio	574	1.52338702972274	0.501470146801423	1.51401872769166	1.53130165841424	0.484121580235203	0.529099538808715
age40_59	remaining_imputed_or_unresolved	fat_ratio	ratio	200	1.5801389849898	0.50422496269913	1.57237074461951	1.59395318700879	0.478205146624718	0.54318113815135
age40_79	remaining_imputed_or_unresolved	fat_ratio	ratio	405	1.60305200268201	0.518416274297016	1.59550955876231	1.60963951006516	0.494425045665244	0.563458583731428
age60_79	remaining_imputed_or_unresolved	fat_ratio	ratio	205	1.64411788726501	0.538755848157051	1.62811007985506	1.66424454831546	0.4864473251225	0.643623467379027
age20_79	verified_measured	fat_ratio	ratio	2668	1.43443868505422	0.451615613251999	1.43443868505422	1.43443868505422	0.451615613251999	0.451615613251999
age40_59	verified_measured	fat_ratio	ratio	915	1.51373273970117	0.456895659898024	1.51373273970117	1.51373273970117	0.456895659898024	0.456895659898024
age40_79	verified_measured	fat_ratio	ratio	1676	1.5465117327497	0.470473993619387	1.5465117327497	1.5465117327497	0.470473993619387	0.470473993619387
age60_79	verified_measured	fat_ratio	ratio	761	1.61966953740266	0.491629366776941	1.61966953740266	1.61966953740266	0.491629366776941	0.491629366776941
age20_79	all	fatkg	kg	3242	28.2655093516132	11.6756774667599	28.2426536422314	28.2758931477351	11.6225282435115	11.7176912959046
age40_59	all	fatkg	kg	1115	29.2980248888037	11.4669572412235	29.285736196259	29.3109591404462	11.3649923404362	11.5176630854167
age40_79	all	fatkg	kg	2081	29.5204464212526	11.0683073045887	29.5012348626799	29.5346878940147	11.007359102583	11.1041948757746
age60_79	all	fatkg	kg	966	29.996538296085	10.1458798261916	29.962508386833	30.0315934327692	10.0669209928672	10.2287859288557
age20_79	remaining_imputed_or_unresolved	fatkg	kg	574	37.6322907441025	16.3205928006415	37.4940183766623	37.6951105870051	16.0933923866763	16.4819761026316
age40_59	remaining_imputed_or_unresolved	fatkg	kg	200	38.5694587093483	16.355318985732	38.4988371443144	38.643790221038	15.9806696877579	16.5451060708271
age40_79	remaining_imputed_or_unresolved	fatkg	kg	405	37.307707356572	15.4290175656788	37.2037338639394	37.3847826057093	15.1946404335019	15.5295705397988
age60_79	remaining_imputed_or_unresolved	fatkg	kg	205	35.0463319183125	13.3131956011242	34.8825833917763	35.2150137369172	13.0852605764204	13.5997073816323
age20_79	verified_measured	fatkg	kg	2668	26.4106260362349	9.47375865701035	26.4106260362349	26.4106260362349	9.47375865701035	9.47375865701035
age40_59	verified_measured	fatkg	kg	915	27.344858606954	8.99500229768677	27.344858606954	27.344858606954	8.99500229768677	8.99500229768677
age40_79	verified_measured	fatkg	kg	1676	27.7554392722457	8.91379871971511	27.7554392722457	27.7554392722457	8.91379871971511	8.91379871971511
age60_79	verified_measured	fatkg	kg	761	28.671793843029	8.65991782426584	28.671793843029	28.671793843029	8.65991782426584	8.65991782426584
age20_79	all	female	percent	3242	50.6455250103789		50.6455250103789	50.6455250103789
age40_59	all	female	percent	1115	51.573775808708		51.573775808708	51.573775808708
age40_79	all	female	percent	2081	51.9784707375427		51.9784707375427	51.9784707375427
age60_79	all	female	percent	966	52.8447176574462		52.8447176574462	52.8447176574462
age20_79	remaining_imputed_or_unresolved	female	percent	574	53.1814557256346		53.1814557256346	53.1814557256346
age40_59	remaining_imputed_or_unresolved	female	percent	200	52.4683331302836		52.4683331302836	52.4683331302836
age40_79	remaining_imputed_or_unresolved	female	percent	405	52.8050906898408		52.8050906898408	52.8050906898408
age60_79	remaining_imputed_or_unresolved	female	percent	205	53.4086448466524		53.4086448466524	53.4086448466524
age20_79	verified_measured	female	percent	2668	50.1433401748863		50.1433401748863	50.1433401748863
age40_59	verified_measured	female	percent	915	51.3853239218153		51.3853239218153	51.3853239218153
age40_79	verified_measured	female	percent	1676	51.7911147291289		51.7911147291289	51.7911147291289
age60_79	verified_measured	female	percent	761	52.6967790540664		52.6967790540664	52.6967790540664
age20_79	all	leankg	kg	3242	51.2392743013235	12.4653791412955	51.2278993536685	51.2575506235504	12.439418371887	12.503423467089
age40_59	all	leankg	kg	1115	51.8049414166028	12.6824547056447	51.7948790982099	51.8149022790763	12.6472686365644	12.7429607948941
age40_79	all	leankg	kg	2081	50.78542141311	12.3978534236025	50.7740718173526	50.7991041159993	12.3761227197548	12.4360078994265
age60_79	all	leankg	kg	966	48.6031453333266	11.4646625410736	48.5719270829538	48.6413367390124	11.4202100162864	11.5049224100076
age20_79	remaining_imputed_or_unresolved	leankg	kg	574	57.4017566271523	16.0737457390604	57.3329405201795	57.5123246388559	15.9613343606759	16.2518594886104
age40_59	remaining_imputed_or_unresolved	leankg	kg	200	58.3565358935559	15.7366539262829	58.2987090197704	58.4137797129783	15.5927103350509	16.0001006930496
age40_79	remaining_imputed_or_unresolved	leankg	kg	405	56.0847666626169	15.1387075270088	56.0233423327586	56.158817833566	15.0607227755858	15.3119915774275
age60_79	remaining_imputed_or_unresolved	leankg	kg	205	52.0131854204532	13.0470887799303	51.8629663157903	52.1969586524387	12.8675897618702	13.1687452773866
age20_79	verified_measured	leankg	kg	2668	50.0189313501514	11.2241233817537	50.0189313501514	50.0189313501514	11.2241233817537	11.2241233817537
age40_59	verified_measured	leankg	kg	915	50.4247499950362	11.4720784421626	50.4247499950362	50.4247499950362	11.4720784421626	11.4720784421626
age40_79	verified_measured	leankg	kg	1676	49.5843081682702	11.3486026134048	49.5843081682702	49.5843081682702	11.3486026134048	11.3486026134048
age60_79	verified_measured	leankg	kg	761	47.7085678459941	10.8354517948642	47.7085678459941	47.7085678459941	10.8354517948642	10.8354517948642
age20_79	all	legkg	kg	3242	9.83374456281248	4.21387578920795	9.82051386368794	9.84185999958469	4.19860832220885	4.22771269594453
age40_59	all	legkg	kg	1115	9.96411369478222	4.17964033009614	9.95183350297677	9.97439774474759	4.15999722983785	4.1927289661095
age40_79	all	legkg	kg	2081	9.94912495019491	4.13312930725925	9.93716785435174	9.95628404568155	4.11762479390086	4.1477152284788
age60_79	all	legkg	kg	966	9.91704163778632	4.0315019572728	9.90577612679438	9.92672484353895	4.0049515029263	4.06623862176728
age20_79	remaining_imputed_or_unresolved	legkg	kg	574	12.715110967025	5.56080937234404	12.6350679431887	12.764207699774	5.49438820538612	5.6084559977341
age40_59	remaining_imputed_or_unresolved	legkg	kg	200	12.7683715587517	5.53797076053521	12.6977988463935	12.8274726958987	5.4631092501968	5.62993196108914
age40_79	remaining_imputed_or_unresolved	legkg	kg	405	12.3386444847771	5.40412896942757	12.2739323474533	12.3773897098988	5.34918172725	5.4473917169652
age60_79	remaining_imputed_or_unresolved	legkg	kg	205	11.5684655996084	5.0638449765009	11.5142570852115	11.6150602191356	4.94634532776863	5.19564483621004
age20_79	verified_measured	legkg	kg	2668	9.26315385030254	3.63034789459316	9.26315385030254	9.26315385030254	3.63034789459316	3.63034789459316
age40_59	verified_measured	legkg	kg	915	9.3733548098533	3.56116071068855	9.3733548098533	9.3733548098533	3.56116071068855	3.56116071068855
age40_79	verified_measured	legkg	kg	1676	9.40753284274407	3.57034216646098	9.40753284274407	9.40753284274407	3.57034216646098	3.57034216646098
age60_79	verified_measured	legkg	kg	761	9.48381309485382	3.58957567838165	9.48381309485382	9.48381309485382	3.58957567838165	3.58957567838165
age20_79	all	trunkkg	kg	3242	13.8760159711588	6.51595050936405	13.8719405452782	13.8793255263389	6.49691753709266	6.53698290653782
age40_59	all	trunkkg	kg	1115	14.653485177496	6.38016035417694	14.6355365070735	14.6603087171562	6.33675158938823	6.41433801712515
age40_79	all	trunkkg	kg	2081	14.8381607539065	6.1379959684077	14.8314597774928	14.8494521142119	6.11022624804256	6.17144197045178
age60_79	all	trunkkg	kg	966	15.2334576500342	5.56373823403223	15.2107204954696	15.2545344743765	5.51494885634025	5.59485272788047
age20_79	remaining_imputed_or_unresolved	trunkkg	kg	574	19.0256379613457	9.12740567322935	19.0009824682514	19.0456600933342	9.04566931989985	9.22325946797381
age40_59	remaining_imputed_or_unresolved	trunkkg	kg	200	19.7730679950873	9.20237059626376	19.6699192515653	19.8122820162797	9.08650488467912	9.31697408390309
age40_79	remaining_imputed_or_unresolved	trunkkg	kg	405	19.1014860143931	8.59907673045566	19.0652201425148	19.1625951723559	8.50969326913319	8.69779029478823
age60_79	remaining_imputed_or_unresolved	trunkkg	kg	205	17.8978423705183	7.24015556424392	17.7884334523217	17.9992619454153	7.09824173526108	7.3438321221243
age20_79	verified_measured	trunkkg	kg	2668	12.8562475459277	5.29865583226847	12.8562475459277	12.8562475459277	5.29865583226847	5.29865583226847
age40_59	verified_measured	trunkkg	kg	915	13.5749684421127	4.97553792927283	13.5749684421127	13.5749684421127	4.97553792927283	4.97553792927283
age40_79	verified_measured	trunkkg	kg	1676	13.8718646934815	4.93967113544882	13.8718646934815	13.8718646934815	4.93967113544882	4.93967113544882
age60_79	verified_measured	trunkkg	kg	761	14.5344926737761	4.79279017298455	14.5344926737761	14.5344926737761	4.79279017298455	4.79279017298455
age20_79	all	waist	cm	3210	96.3587814455627	15.4389598180356	96.3587814455627	96.3587814455627	15.4389598180356	15.4389598180356
age40_59	all	waist	cm	1103	97.7902118851954	15.1292127637335	97.7902118851954	97.7902118851954	15.1292127637335	15.1292127637335
age40_79	all	waist	cm	2057	98.7327548490357	14.7604768758017	98.7327548490357	98.7327548490357	14.7604768758017	14.7604768758017
age60_79	all	waist	cm	954	100.749105766477	13.7232572982365	100.749105766477	100.749105766477	13.7232572982365	13.7232572982365
age20_79	remaining_imputed_or_unresolved	waist	cm	556	108.113720038988	20.5507450783307	108.113720038988	108.113720038988	20.5507450783307	20.5507450783307
age40_59	remaining_imputed_or_unresolved	waist	cm	192	109.43618592495	20.3843174801137	109.43618592495	109.43618592495	20.3843174801137	20.3843174801137
age40_79	remaining_imputed_or_unresolved	waist	cm	391	108.591829737659	19.1809865834293	108.591829737659	108.591829737659	19.1809865834293	19.1809865834293
age60_79	remaining_imputed_or_unresolved	waist	cm	199	107.109602560764	16.759604995428	107.109602560764	107.109602560764	16.759604995428	16.759604995428
age20_79	verified_measured	waist	cm	2654	94.0910814067992	13.0794309602768	94.0910814067992	94.0910814067992	13.0794309602768	13.0794309602768
age40_59	verified_measured	waist	cm	911	95.4296728546015	12.5699006067459	95.4296728546015	95.4296728546015	12.5699006067459	12.5699006067459
age40_79	verified_measured	waist	cm	1666	96.5646180310016	12.6015726997955	96.5646180310016	96.5646180310016	12.6015726997955	12.6015726997955
age60_79	verified_measured	waist	cm	755	99.1051569466754	12.2982318064836	99.1051569466754	99.1051569466754	12.2982318064836	12.2982318064836
