## Supplementary tables, figure source data and SAPA calculator for "A shared cardiovascular and cerebrovascular risk marker phenotype: physiological context and prognosis": Continuous_Association.csv

model	n	stroke_reports	deaths	SAPA_reference_sd	logHR	HR	lower_profile95	upper_profile95	LR_at_zero	P_LR_asymptotic	interval_type	loglik
SAPA_only	218	2	2	1.51362219026308	-0.554630023620132	0.574284693668491	0.0940908520541815	2.97544848254446	0.424784381300749	0.51455933392477	approximate working-model profile likelihood; two events	-31.3778916555938
PCE_plus_SAPA	218	2	2	1.51362219026308	-0.770032634935518	0.462997958156161	0.0753963945937176	2.59648992453613	0.761147087355022	0.382969782852211	approximate working-model profile likelihood; two events	-31.0557587252913
