## Supplementary tables, figure source data and SAPA calculator for "A shared cardiovascular and cerebrovascular risk marker phenotype: physiological context and prognosis": D_Reference_Imputation_LoggedEvents.tsv

it	im	dep	meth	out
1	1	SBP_c	rf	DMDEDUC2Don't Know, DMDEDUC2Refused
1	1	DBP_c	rf	DMDEDUC2Don't Know, DMDEDUC2Refused
1	1	LDL_c	rf	DMDEDUC2Don't Know, DMDEDUC2Refused
1	1	HDL_c	rf	DMDEDUC2Don't Know, DMDEDUC2Refused
1	1	TG_log	rf	DMDEDUC2Don't Know, DMDEDUC2Refused
1	1	HbA1c_c	rf	DMDEDUC2Don't Know, DMDEDUC2Refused
1	1	BMI_c	rf	DMDEDUC2Don't Know, DMDEDUC2Refused
1	1	CRP_log	rf	DMDEDUC2Don't Know, DMDEDUC2Refused
2	1	SBP_c	rf	DMDEDUC2Don't Know, DMDEDUC2Refused
2	1	DBP_c	rf	DMDEDUC2Don't Know, DMDEDUC2Refused
2	1	LDL_c	rf	DMDEDUC2Don't Know, DMDEDUC2Refused
2	1	HDL_c	rf	DMDEDUC2Don't Know, DMDEDUC2Refused
2	1	TG_log	rf	DMDEDUC2Don't Know, DMDEDUC2Refused
2	1	HbA1c_c	rf	DMDEDUC2Don't Know, DMDEDUC2Refused
2	1	BMI_c	rf	DMDEDUC2Don't Know, DMDEDUC2Refused
2	1	CRP_log	rf	DMDEDUC2Don't Know, DMDEDUC2Refused
3	1	SBP_c	rf	DMDEDUC2Don't Know, DMDEDUC2Refused
3	1	DBP_c	rf	DMDEDUC2Don't Know, DMDEDUC2Refused
3	1	LDL_c	rf	DMDEDUC2Don't Know, DMDEDUC2Refused
3	1	HDL_c	rf	DMDEDUC2Don't Know, DMDEDUC2Refused
3	1	TG_log	rf	DMDEDUC2Don't Know, DMDEDUC2Refused
3	1	HbA1c_c	rf	DMDEDUC2Don't Know, DMDEDUC2Refused
3	1	BMI_c	rf	DMDEDUC2Don't Know, DMDEDUC2Refused
3	1	CRP_log	rf	DMDEDUC2Don't Know, DMDEDUC2Refused
4	1	SBP_c	rf	DMDEDUC2Don't Know, DMDEDUC2Refused
4	1	DBP_c	rf	DMDEDUC2Don't Know, DMDEDUC2Refused
4	1	LDL_c	rf	DMDEDUC2Don't Know, DMDEDUC2Refused
4	1	HDL_c	rf	DMDEDUC2Don't Know, DMDEDUC2Refused
4	1	TG_log	rf	DMDEDUC2Don't Know, DMDEDUC2Refused
4	1	HbA1c_c	rf	DMDEDUC2Don't Know, DMDEDUC2Refused
4	1	BMI_c	rf	DMDEDUC2Don't Know, DMDEDUC2Refused
4	1	CRP_log	rf	DMDEDUC2Don't Know, DMDEDUC2Refused
5	1	SBP_c	rf	DMDEDUC2Don't Know, DMDEDUC2Refused
5	1	DBP_c	rf	DMDEDUC2Don't Know, DMDEDUC2Refused
5	1	LDL_c	rf	DMDEDUC2Don't Know, DMDEDUC2Refused
5	1	HDL_c	rf	DMDEDUC2Don't Know, DMDEDUC2Refused
5	1	TG_log	rf	DMDEDUC2Don't Know, DMDEDUC2Refused
5	1	HbA1c_c	rf	DMDEDUC2Don't Know, DMDEDUC2Refused
5	1	BMI_c	rf	DMDEDUC2Don't Know, DMDEDUC2Refused
5	1	CRP_log	rf	DMDEDUC2Don't Know, DMDEDUC2Refused
