## Supplementary tables, figure source data and SAPA calculator for "A shared cardiovascular and cerebrovascular risk marker phenotype: physiological context and prognosis": D_Reference_Imputation_Predictors.tsv

variable	SEQN	SBP_c	DBP_c	LDL_c	HDL_c	TG_log	HbA1c_c	BMI_c	CRP_log	RIDAGEYR	RIAGENDR	RIDRETH3	DMDEDUC2
SEQN	0	1	1	1	1	1	1	1	1	1	1	1	1
SBP_c	1	0	1	1	1	1	1	1	1	1	1	1	1
DBP_c	1	1	0	1	1	1	1	1	1	1	1	1	1
LDL_c	1	1	1	0	1	1	1	1	1	1	1	1	1
HDL_c	1	1	1	1	0	1	1	1	1	1	1	1	1
TG_log	1	1	1	1	1	0	1	1	1	1	1	1	1
HbA1c_c	1	1	1	1	1	1	0	1	1	1	1	1	1
BMI_c	1	1	1	1	1	1	1	0	1	1	1	1	1
CRP_log	1	1	1	1	1	1	1	1	0	1	1	1	1
RIDAGEYR	1	1	1	1	1	1	1	1	1	0	1	1	1
RIAGENDR	1	1	1	1	1	1	1	1	1	1	0	1	1
RIDRETH3	1	1	1	1	1	1	1	1	1	1	1	0	1
DMDEDUC2	1	1	1	1	1	1	1	1	1	1	1	1	0
