## Supplementary tables, figure source data and SAPA calculator for "A shared cardiovascular and cerebrovascular risk marker phenotype: physiological context and prognosis": D_SEQN_Coordinate_Comparisons.tsv

comparison	seed	track	n	Pearson_unweighted	Spearman_unweighted	weighted_mean_difference_baseSD	weighted_SD_ratio	weighted_RMSE_baseSD	weighted_p95_abs_difference_baseSD	max_abs_difference_baseSD	original_quartile_changed_n	original_quartile_changed_fraction	own_quartile_changed_n	own_quartile_changed_fraction
With_SEQN_vs_frozen_D	2026	Adjusted	4265	1	1	6.07725890449168e-15	1	6.12204851681284e-15	6.99836213863683e-15	7.93147709045507e-15	0	0	0	0
With_SEQN_vs_frozen_D	2026	Observed	4265	1	1	6.40374348154053e-15	1	6.44498457458987e-15	7.33851828790246e-15	8.31698739295612e-15	0	0	0	0
Without_SEQN_vs_frozen_D	2026	Adjusted	4265	0.999989626494974	0.999987743748374	0.0077360299570105	0.997405898590684	0.00920432521055668	0.0152758123884229	0.0229638240359304	38	0.00872483075935427	15	0.00447544736666681
Without_SEQN_vs_frozen_D	2026	Observed	4265	0.999988798371301	0.999986799912747	0.00844162828611358	0.997305440960963	0.00990543457644995	0.0163130949060888	0.0240576249346676	31	0.00589943068713438	17	0.00265938134281439
Without_vs_With_paired	2026	Adjusted	4265	0.999989626494974	0.999987743748374	0.00773602995700443	0.997405898590684	0.00920432521055151	0.0152758123884176	0.022963824035929	38	0.00872483075935427	15	0.00447544736666681
Without_vs_With_paired	2026	Observed	4265	0.999988798371301	0.999986799912747	0.00844162828610718	0.997305440960964	0.00990543457644442	0.0163130949060826	0.0240576249346656	31	0.00589943068713438	17	0.00265938134281439
With_SEQN_vs_frozen_D	2027	Adjusted	4265	0.999938161716655	0.999934454003108	0.00262272425392328	0.997327235222496	0.0112998153976973	0.0226008189409432	0.0564240443494478	39	0.010084286455614	35	0.00855789677083579
With_SEQN_vs_frozen_D	2027	Observed	4265	0.999934925125044	0.999930149357827	0.00261471489909263	0.996941400022001	0.0116441931055001	0.0231148156446322	0.059166541132508	37	0.00748450064796062	36	0.00782974141958517
Without_SEQN_vs_frozen_D	2027	Adjusted	4265	0.999986394765293	0.999981727917655	0.00447524425719871	1.00086238044805	0.0067314258630515	0.0127043571781019	0.0291777302027811	29	0.00762541248124808	23	0.00579776793326983
Without_SEQN_vs_frozen_D	2027	Observed	4265	0.999984930304414	0.999980675189815	0.00437188102067958	1.00076647867499	0.00682095908424272	0.0128472955846598	0.0312596832053655	17	0.00349744191054826	11	0.00181626644461908
Without_vs_With_paired	2027	Adjusted	4265	0.999921522611793	0.999913975770722	0.00185748462274987	1.00354461915879	0.0124128522587877	0.0242815402338073	0.0797698555763151	42	0.00961638212022212	38	0.00797746009453728
Without_vs_With_paired	2027	Observed	4265	0.999917643618866	0.999909544754791	0.00176255707862887	1.003836813932	0.012727469243548	0.0251035976167527	0.0836794510442497	33	0.00730623822360296	35	0.00749014984039023
With_SEQN_vs_frozen_D	2028	Adjusted	4265	0.999970793928849	0.999965908075564	0.00272346661715875	0.998123154325846	0.00795559876881997	0.0156483534381227	0.0434727083949126	31	0.00727990150634076	27	0.00719908778935241
With_SEQN_vs_frozen_D	2028	Observed	4265	0.999970398516681	0.99996712816331	0.00211614005475907	0.997370301421194	0.00797671883820669	0.0158968112491044	0.0431179446756748	22	0.00589174303617548	21	0.00501032462499603
Without_SEQN_vs_frozen_D	2028	Adjusted	4265	0.99995263648644	0.999945515688601	0.0045078239969881	0.999886707649837	0.00991632842343085	0.0205539414171102	0.0534327610812842	43	0.00863884527514786	41	0.00911381830654869
Without_SEQN_vs_frozen_D	2028	Observed	4265	0.999952997946264	0.999947641870923	0.00411426765267186	0.998976036898807	0.00970439969058411	0.0201159363678637	0.0549171919017735	30	0.00806525609204601	34	0.0090141461200754
Without_vs_With_paired	2028	Adjusted	4265	0.999977512420261	0.99997152406769	0.00178771264056543	1.0017668694653	0.0067251748479172	0.0134350417283908	0.0425353674811298	28	0.00370413958349392	26	0.00324658111338281
Without_vs_With_paired	2028	Observed	4265	0.999974684318086	0.999968769434998	0.00200339592533042	1.00160996921136	0.00707337730963812	0.0141413851447892	0.044378661230337	25	0.00670543228610327	27	0.00637155915743447
With_SEQN_vs_frozen_D	2029	Adjusted	4265	0.999966902221281	0.999959567888354	0.00500262073360337	0.997454624300927	0.00967938776275675	0.0181895830792272	0.03157625001089	42	0.00896338734889735	37	0.00864786224096427
With_SEQN_vs_frozen_D	2029	Observed	4265	0.999963530209376	0.999955828121426	0.00509555004623342	0.99744875406887	0.0100270625594419	0.0187523667052335	0.0320126852616727	29	0.00541305756740159	33	0.00567225427181321
Without_SEQN_vs_frozen_D	2029	Adjusted	4265	0.999878988059426	0.999870217187591	0.00177143042977683	1.0009803913783	0.0153929289371525	0.0305963154483674	0.0712384633698791	61	0.0140261734249196	61	0.0144692375296962
Without_SEQN_vs_frozen_D	2029	Observed	4265	0.99987231932641	0.999858586292805	0.00110538194981027	1.00087146651563	0.0157451152991387	0.0310554849576731	0.0716597623217	53	0.0119131751585312	54	0.0124537522894157
Without_vs_With_paired	2029	Adjusted	4265	0.999945979216219	0.999941388302518	-0.00323943588520746	1.00353476438073	0.0111333880660903	0.021274791792212	0.0549555082442971	40	0.00808612732221505	44	0.00882857228997051
Without_vs_With_paired	2029	Observed	4265	0.999943257071246	0.999936156371989	-0.00400037403440142	1.00343146696289	0.0115712811807934	0.0216675420200398	0.0553668269998245	35	0.00926259168640223	35	0.00952387313418904
With_SEQN_vs_frozen_D	2030	Adjusted	4265	0.999970702200495	0.999964230764266	0.00254307260330192	0.996268660978909	0.00839801310659518	0.0162738850427166	0.0397362998361619	35	0.00748639773154794	29	0.00686312594690877
With_SEQN_vs_frozen_D	2030	Observed	4265	0.999970368900919	0.999964896182304	0.00231241249817283	0.995571811317955	0.00866668413984873	0.0167442902153525	0.0406744882402367	28	0.00702114601972016	28	0.00755522999277196
Without_SEQN_vs_frozen_D	2030	Adjusted	4265	0.999875682670928	0.999866110064122	0.00481412824722016	0.995132976752765	0.0163222484613912	0.0310099281763958	0.10206711050864	69	0.0107811677334369	68	0.0136030721694629
Without_SEQN_vs_frozen_D	2030	Observed	4265	0.999872085450698	0.999863197042757	0.0052915785197307	0.99407321326395	0.0169582277026729	0.0322310936430133	0.103915157047447	61	0.0148800279998816	58	0.0146717549744957
Without_vs_With_paired	2030	Adjusted	4265	0.99990496833621	0.999896721149988	0.00227956146054695	0.998860062279759	0.0135891354636739	0.0267441464653494	0.0651754834469085	63	0.010310879675766	61	0.0104527245277096
Without_vs_With_paired	2030	Observed	4265	0.999897689639719	0.999887569563833	0.0029924170086877	0.998494736354557	0.0142290450713901	0.0281373341174595	0.0672985902471598	46	0.0114119380132911	44	0.00938619852094061
With_SEQN_vs_frozen_D	2031	Adjusted	4265	0.999958830690978	0.999951757501596	-0.000208967493333621	0.997785952862933	0.00908015025668863	0.0181072562896535	0.0461463773317588	42	0.00902295463640007	41	0.00988294830392217
With_SEQN_vs_frozen_D	2031	Observed	4265	0.999955805028873	0.999948286098289	-0.000132254001326018	0.998043014500626	0.00932180288987663	0.0185806961585027	0.0458255637885022	34	0.0070454948506024	34	0.00655788024439406
Without_SEQN_vs_frozen_D	2031	Adjusted	4265	0.999949057443214	0.999939899541799	0.00313806524933411	0.99940148631825	0.00999111668693345	0.0199744934930907	0.0587539438757915	44	0.00810583714239225	41	0.00918139372588784
Without_SEQN_vs_frozen_D	2031	Observed	4265	0.99994961058315	0.999943550679127	0.00220088628435472	0.998405242490505	0.00972652299637963	0.0191367875487698	0.0575598998113015	31	0.00888763921210282	30	0.00753429274483557
Without_vs_With_paired	2031	Adjusted	4265	0.999863893403232	0.99984364779706	0.00335445967450648	1.00161911825946	0.0160011655170841	0.0318969143237301	0.0772707505130809	74	0.0131248704933843	70	0.0115120688227622
Without_vs_With_paired	2031	Observed	4265	0.999862586197668	0.999846584638596	0.00233771516035121	1.00036293825478	0.0157544057723848	0.031177568346368	0.0807794698170811	51	0.0124617308317515	58	0.0123379503589465
With_SEQN_vs_frozen_D	2032	Adjusted	4265	0.999963557104531	0.99996429309887	0.00337953143173306	0.995871938740483	0.00952554853558905	0.0182517514095207	0.0427578339193934	28	0.00557016126573639	30	0.00697914443699502
With_SEQN_vs_frozen_D	2032	Observed	4265	0.999962995562034	0.999963981425847	0.0031705425015718	0.995146250202242	0.00981388356261991	0.0190261875889666	0.0423867298953493	21	0.0039573276669092	22	0.00419359067855217
Without_SEQN_vs_frozen_D	2032	Adjusted	4265	0.999764409329931	0.999726532366251	0.00581671788901217	0.999106815754681	0.0216288024618861	0.0424017496958866	0.0955542038418288	93	0.0178123197953108	90	0.0177962539607667
Without_SEQN_vs_frozen_D	2032	Observed	4265	0.999758424596471	0.99972582100931	0.00505194027986215	0.997894195929123	0.0217103274875109	0.0431311646462339	0.0923069094644265	83	0.0206782249950025	80	0.0210835236754445
Without_vs_With_paired	2032	Adjusted	4265	0.999710150638707	0.999674033790967	0.00244728901625797	1.00324828613837	0.0237286209834068	0.0476076141827183	0.115409983901849	96	0.0197109957003887	94	0.0179628707910036
Without_vs_With_paired	2032	Observed	4265	0.999696321205102	0.999658790891992	0.00189057415219923	1.0027613486222	0.0241339258806375	0.0486585052962495	0.113375906716825	84	0.0209789519640186	82	0.0202837273792134
With_SEQN_vs_frozen_D	2033	Adjusted	4265	0.999954363444426	0.999944478737758	0.00596760690776156	1.00286246213731	0.0111772062406404	0.0225049108523299	0.0529319119022703	51	0.0117352487152602	41	0.00881988956465519
With_SEQN_vs_frozen_D	2033	Observed	4265	0.99995456896004	0.999946862301674	0.00463634708553379	1.00185963310384	0.0102199094802809	0.0204582231205696	0.0529564568848826	35	0.00682264130225209	30	0.00580696964187402
Without_SEQN_vs_frozen_D	2033	Adjusted	4265	0.999961604937057	0.999952428487986	0.00440068728076682	0.99876830413833	0.00954815080403431	0.0184595498408898	0.0448329718281914	46	0.00970740158191597	39	0.00951982870018816
Without_SEQN_vs_frozen_D	2033	Observed	4265	0.999959748727775	0.999952184563243	0.00345641807995018	0.99801186550226	0.00941424249930591	0.0181900446655396	0.0430479318388595	32	0.00752825661808613	29	0.00626337239847085
Without_vs_With_paired	2033	Adjusted	4265	0.999994008745722	0.999992215289532	-0.0015624471810973	0.995917527922762	0.00542416448769327	0.0111515607609644	0.0319678043834877	19	0.00359741001794263	18	0.00334598068774488
Without_vs_With_paired	2033	Observed	4265	0.99999366632464	0.999992142127576	-0.00117773884344267	0.996159374552646	0.00519315471102712	0.0104929790152882	0.0324365867151957	19	0.00265989981157113	11	0.00177851127007865
With_SEQN_vs_frozen_D	2034	Adjusted	4265	0.999991012968607	0.999990738593574	0.00139330633828258	1.00040994396716	0.00408407595338915	0.00761807512549811	0.0298155800530406	14	0.00324237169047965	16	0.00501227002556657
With_SEQN_vs_frozen_D	2034	Observed	4265	0.999990744386553	0.999990403100379	0.00154733318313404	1.00033273125504	0.00418593233725577	0.00776049895448714	0.0317788065256266	15	0.0026624770268108	15	0.00191360572600681
Without_SEQN_vs_frozen_D	2034	Adjusted	4265	0.999911946576454	0.999911169630776	0.0015756164447699	0.991274953458258	0.0151768013405695	0.0292023357779228	0.0784474702569906	54	0.0100960421593615	54	0.0102270984420864
Without_SEQN_vs_frozen_D	2034	Observed	4265	0.999910284672293	0.999910438629928	0.00229800534424058	0.990399879527506	0.0158411481592962	0.0299955376078796	0.0806367437624245	50	0.0123883891651122	47	0.0138342375709336
Without_vs_With_paired	2034	Adjusted	4265	0.999908545010472	0.999897127484992	0.000182235400184412	0.9908687527908	0.0157843614845597	0.0301770056637258	0.0809728780536416	57	0.00952785793441048	58	0.00879137371866751
Without_vs_With_paired	2034	Observed	4265	0.999906444433616	0.999895670896971	0.000750422472095587	0.990070452143385	0.016364295123893	0.0313593006203303	0.0823994652921946	61	0.0128183222875192	56	0.0146566614232274
With_SEQN_vs_frozen_D	2035	Adjusted	4265	0.999847127305447	0.999824111544184	0.0040283599056799	0.999518346421861	0.0170764425504796	0.0339403547893715	0.0753624617314442	67	0.0129880175858139	67	0.0139234148916275
With_SEQN_vs_frozen_D	2035	Observed	4265	0.99984666275086	0.999828138390581	0.00329978541215838	0.998267270617014	0.0169611644518166	0.0341219838038569	0.0768472877878432	63	0.0163738660857909	60	0.0160429736986492
Without_SEQN_vs_frozen_D	2035	Adjusted	4265	0.999885122535529	0.999868480016511	0.00616417889495926	0.999616864464485	0.0160131133076521	0.0316265985512796	0.0638219031888903	70	0.0151361453420145	55	0.0116637460217123
Without_SEQN_vs_frozen_D	2035	Observed	4265	0.99987842062968	0.999862888463263	0.004305264596572	0.998405451246366	0.0157918981590483	0.0315595728040935	0.0642746066884081	50	0.0111146082465694	48	0.00980035451991267
Without_vs_With_paired	2035	Adjusted	4265	0.999756644308711	0.99973202832946	0.00213684820986558	1.00009856551706	0.0218192098304026	0.0445326400263755	0.0949126183581337	69	0.0130549245355014	76	0.0144215780028544
Without_vs_With_paired	2035	Observed	4265	0.999740743806538	0.999710078660115	0.00100722443178182	1.00013842047457	0.0224170514340039	0.0446713984793248	0.102909054509591	71	0.017583202958743	76	0.0193378097415009
