## Supplementary tables, figure source data and SAPA calculator for "A shared cardiovascular and cerebrovascular risk marker phenotype: physiological context and prognosis": D_SEQN_Missing_Value_Seed_Context_Summary.tsv

comparison	indicator	n_seeds	n_missing	RMSE_mean	RMSE_min	RMSE_max	max_abs_DSD
Without_vs_With_paired	SBP	10	142	1.27595699674804	0.989215438294212	1.50118160795421	5.53590908259798
Without_vs_With_paired	DBP	10	142	1.37782867597418	1.24778805683823	1.50487584555478	7.27051681853888
Without_vs_With_paired	LDL	10	102	1.49025199474556	1.2105687476807	1.78599954933007	6.5261262728101
Without_vs_With_paired	HDL	10	51	1.23505381438139	0.795118974698193	1.69651866263477	7.72953650089278
Without_vs_With_paired	lnTG	10	53	1.27805762690096	1.01512199989813	2.01121641195484	4.58168500568175
Without_vs_With_paired	HbA1c	10	4	0.872265634938028	0.277611998074637	2.96142502801943	4.42952342212644
Without_vs_With_paired	BMI	10	55	1.34533888835877	1.14477065447498	1.81900848125456	8.41364775615683
Without_vs_With_paired	lnCRP	10	68	1.26254926166553	0.989303746494047	1.55843298862388	4.26601400264407
Without_SEQN_vs_frozen_D	SBP	10	142	1.23745843670152	1.05283475708702	1.33711146930533	4.91505946585802
Without_SEQN_vs_frozen_D	DBP	10	142	1.31554571849758	1.18339871830467	1.40261627661525	6.42510788615064
Without_SEQN_vs_frozen_D	LDL	10	102	1.46160506111022	1.18330640322655	1.82512314597256	6.5261262728101
Without_SEQN_vs_frozen_D	HDL	10	51	1.15184487011876	0.77181248725588	1.4339542180226	5.99904325442425
Without_SEQN_vs_frozen_D	lnTG	10	53	1.30204256696557	1.15252043001098	1.59959351872214	5.07543000802801
Without_SEQN_vs_frozen_D	HbA1c	10	4	2.66500340350306	1.07092166894199	3.045787430764	4.79865037397031
Without_SEQN_vs_frozen_D	BMI	10	55	1.20377440350429	0.98788927723498	1.6418281981598	8.18928381599264
Without_SEQN_vs_frozen_D	lnCRP	10	68	1.37591104246416	1.22139437734276	1.53517340032612	3.98613182869336
With_SEQN_vs_frozen_D	SBP	9	142	1.19555058938766	1.02995862957471	1.34987025513796	5.69112148678297
With_SEQN_vs_frozen_D	DBP	9	142	1.34847203918142	1.1109904153221	1.64811610387432	7.3550577117777
With_SEQN_vs_frozen_D	LDL	9	102	1.50940258372148	1.35284508097495	1.95588884005628	5.87076000575153
With_SEQN_vs_frozen_D	HDL	9	51	1.13968694421686	0.811906447200366	1.49049271960199	7.15270541873661
With_SEQN_vs_frozen_D	lnTG	9	53	1.1625726282117	0.912964934378064	1.38155159294253	4.2049444848178
With_SEQN_vs_frozen_D	HbA1c	9	4	2.73901044793162	2.06060776988235	2.97908929010713	4.70636863600934
With_SEQN_vs_frozen_D	BMI	9	55	1.08070803108547	0.90054997708753	1.23771890178	5.00612041491331
With_SEQN_vs_frozen_D	lnCRP	9	68	1.41393771442044	1.13563082607302	1.62842117074363	3.95167156241889
