## Supplementary tables, figure source data and SAPA calculator for "A shared cardiovascular and cerebrovascular risk marker phenotype: physiological context and prognosis": D_SEQN_Reference_Geometry.tsv

comparison	seed	max_abs_mean_difference_DSD	max_abs_relative_SD_change	max_abs_loading_change	loading_cosine	Dspace_cosine	Dspace_angle_degrees
With_SEQN_vs_frozen_D	2026	1.39694391971773e-14	2.44249065417534e-15	0	1	1	0
Without_SEQN_vs_frozen_D	2026	0.0104839646384197	0.00497824474594455	0.005687	0.999969168872675	0.999971089963605	0.435675357002942
Without_vs_With_paired	2026	0.0104839646384107	0.00497824474594477	0.005687	0.999969168872675	0.999971089963605	0.435675357002942
With_SEQN_vs_frozen_D	2027	0.00834772488674129	0.00723218995317621	0.011495	0.999850505168746	0.999842318134119	1.01749951831147
Without_SEQN_vs_frozen_D	2027	0.0065022072558931	0.00430562865699979	0.00854900000000003	0.999962865489327	0.999956908545627	0.531905848848597
Without_vs_With_paired	2027	0.0082453561268826	0.00875760597752606	0.016309	0.999810081559485	0.999803989518233	1.13444742167711
With_SEQN_vs_frozen_D	2028	0.00403559925106933	0.00381614656657769	0.00720599999999999	0.999951993902357	0.999939413039421	0.630709548616172
Without_SEQN_vs_frozen_D	2028	0.00662316166685072	0.00381527803196202	0.010749	0.999921709324203	0.999899147325176	0.813738737588606
Without_vs_With_paired	2028	0.00306724650555387	0.00653729322410368	0.00661699999999998	0.999953839693093	0.999937137535795	0.642444486023783
With_SEQN_vs_frozen_D	2029	0.00760797787056655	0.00490810796986607	0.00741199999999997	0.999932231841555	0.999919095650155	0.728830425775466
Without_SEQN_vs_frozen_D	2029	0.00477528855550952	0.0102460712937327	0.021304	0.999648722527704	0.999714372453434	1.36945577798012
Without_vs_With_paired	2029	0.00711287377752983	0.0134804700638809	0.017163	0.999806360412487	0.999861354888762	0.954102268346142
With_SEQN_vs_frozen_D	2030	0.00719002715836368	0.00706475720118061	0.00880499999999995	0.999937295538274	0.999933234580362	0.662088185230523
Without_SEQN_vs_frozen_D	2030	0.00694157245815703	0.00582741368050677	0.017775	0.999735376228906	0.999743204399793	1.29849629164416
Without_vs_With_paired	2030	0.00557629411616762	0.00832382499444406	0.015124	0.999781002677675	0.999792396325235	1.16751551956498
With_SEQN_vs_frozen_D	2031	0.00405774964270754	0.0108038228709038	0.010961	0.99987802820261	0.999889216168562	0.852864092964287
Without_SEQN_vs_frozen_D	2031	0.00591792202042798	0.00423134555845273	0.010257	0.999907886981277	0.999905484076666	0.787759304757429
Without_vs_With_paired	2031	0.00865597909520673	0.0148744673191413	0.0162709999999999	0.999682820562065	0.999713046907775	1.37262994936163
With_SEQN_vs_frozen_D	2032	0.00731858744070938	0.00315697975744111	0.00947899999999996	0.999930956765663	0.999923439907094	0.70899247699252
Without_SEQN_vs_frozen_D	2032	0.010238186622914	0.00673339846802623	0.020681	0.999520279514316	0.999500548280717	1.81093333811488
Without_vs_With_paired	2032	0.00521991268727213	0.00560821728305472	0.02307	0.999367579997237	0.99934507372054	2.07375546846349
With_SEQN_vs_frozen_D	2033	0.010343679865459	0.00434423373020654	0.011571	0.999916991209717	0.999912227728418	0.759135805650575
Without_SEQN_vs_frozen_D	2033	0.00479988710395952	0.00466519840474255	0.00948199999999999	0.999926717767295	0.999922923825496	0.711378106980666
Without_vs_With_paired	2033	0.00554379276149947	0.00828739760434738	0.00451900000000005	0.999976479396125	0.99998500993419	0.313718364691057
With_SEQN_vs_frozen_D	2034	0.00727818832437388	0.00452464510267303	0.00506499999999999	0.999981082196584	0.999977238372698	0.386580646466863
Without_SEQN_vs_frozen_D	2034	0.00435443132742236	0.00986393702632005	0.016944	0.99981662723366	0.999801233886761	1.14239421919217
Without_vs_With_paired	2034	0.00555487317103003	0.00819432246718932	0.015891	0.999805403283418	0.999799824896075	1.14643624084714
With_SEQN_vs_frozen_D	2035	0.00994106701872526	0.00369234150114983	0.016133	0.999698580474998	0.999701279955505	1.40049197472832
Without_SEQN_vs_frozen_D	2035	0.00866656386152001	0.00416811216399982	0.014069	0.999740867625364	0.999758355304784	1.25960683573657
Without_vs_With_paired	2035	0.00508585084541667	0.00723725414439036	0.029537	0.999370474551386	0.999440545790075	1.91663825772578
