## Supplementary tables, figure source data and SAPA calculator for "A shared cardiovascular and cerebrovascular risk marker phenotype: physiological context and prognosis": D_SEQN_Reference_Parameters.tsv

branch	seed	indicator	mean	sd	loading_full_precision	loading
With_SEQN	2026	SBP	125.889299739127	19.3283521104695	0.392561638473803	0.392562
With_SEQN	2026	DBP	72.3085558109613	11.8285951530586	0.287499613434592	0.2875
With_SEQN	2026	LDL	117.720489114109	36.3155706912103	0.352645523908938	0.352646
With_SEQN	2026	HDL	55.1045830570953	17.3360977057968	-0.413996975179949	-0.413997
With_SEQN	2026	lnTG	4.537647063786	0.592184147889648	0.629933390490172	0.629933
With_SEQN	2026	HbA1c	5.74264956338763	1.08363802210029	0.442657128148241	0.442657
With_SEQN	2026	BMI	29.5624364493185	7.13127073285116	0.448779086163095	0.448779
With_SEQN	2026	lnCRP	0.596453219072588	1.23541639029462	0.423349133631678	0.423349
Without_SEQN	2026	SBP	125.804313495966	19.4072669173208	0.391546192586465	0.391546
Without_SEQN	2026	DBP	72.3172174330532	11.8202723880162	0.287615679483421	0.287616
Without_SEQN	2026	LDL	117.339757955158	36.2748623088499	0.349729421020531	0.349729
Without_SEQN	2026	HDL	55.2260367265554	17.4224010431159	-0.414679293138213	-0.414679
Without_SEQN	2026	lnTG	4.5327750827169	0.593631984138153	0.635619971524687	0.63562
Without_SEQN	2026	HbA1c	5.74051217938147	1.08003062570249	0.443895021165071	0.443895
Without_SEQN	2026	BMI	29.5664699278875	7.15379396253862	0.444105081055354	0.444105
Without_SEQN	2026	lnCRP	0.593732756422798	1.23164867840266	0.418046093182066	0.418046
With_SEQN	2027	SBP	125.82244637925	19.3394255980071	0.393455610901498	0.393456
With_SEQN	2027	DBP	72.4072976690957	11.9141418000847	0.279740306304571	0.27974
With_SEQN	2027	LDL	117.567651931171	36.3472760014582	0.359891589138555	0.359892
With_SEQN	2027	HDL	55.110120254269	17.356946747922	-0.407565033636213	-0.407565
With_SEQN	2027	lnTG	4.53534762495651	0.59303485199022	0.641135073402306	0.641135
With_SEQN	2027	HbA1c	5.74033326377438	1.07955019803541	0.445604106650113	0.445604
With_SEQN	2027	BMI	29.5547545278818	7.13673422714405	0.437283522637498	0.437284
With_SEQN	2027	lnCRP	0.594523142124936	1.23145825025991	0.417937779793478	0.417938
Without_SEQN	2027	SBP	125.893451462258	19.3786344458833	0.392063168324669	0.392063
Without_SEQN	2027	DBP	72.309766689578	11.8098024406392	0.296048752031862	0.296049
Without_SEQN	2027	LDL	117.608909090901	36.1806541336033	0.349493155817798	0.349493
Without_SEQN	2027	HDL	55.1397699952125	17.3511660864779	-0.412417724156137	-0.412418
Without_SEQN	2027	lnTG	4.53439051152976	0.592373540485501	0.633917772858268	0.633918
Without_SEQN	2027	HbA1c	5.7401544079156	1.07959974783156	0.441297567986686	0.441298
Without_SEQN	2027	BMI	29.5692518134659	7.16197533647935	0.445724210843682	0.445724
Without_SEQN	2027	lnCRP	0.588420285655565	1.23328553069085	0.423736059728408	0.423736
With_SEQN	2028	SBP	125.848834413851	19.3257778899559	0.396694312554772	0.396694
With_SEQN	2028	DBP	72.3562912807022	11.7877560208083	0.291964686931095	0.291965
With_SEQN	2028	LDL	117.58541237269	36.3074256972582	0.351570245451197	0.35157
With_SEQN	2028	HDL	55.1340670452244	17.3201633559138	-0.406790888553579	-0.406791
With_SEQN	2028	lnTG	4.53571288088316	0.591507602145579	0.628248513723911	0.628249
With_SEQN	2028	HbA1c	5.74035419973684	1.07950270058284	0.44551857660811	0.445519
With_SEQN	2028	BMI	29.5530340809865	7.14894052604056	0.441578618214191	0.441579
With_SEQN	2028	lnCRP	0.596660853720277	1.23436372958324	0.42214193884186	0.422142
Without_SEQN	2028	SBP	125.82739490112	19.2605212094266	0.403311326002759	0.403311
Without_SEQN	2028	DBP	72.3290813433139	11.8648160383705	0.286470209518868	0.28647
Without_SEQN	2028	LDL	117.479965218397	36.2375899616567	0.346695467640121	0.346695
Without_SEQN	2028	HDL	55.1574217588617	17.3529957037016	-0.408654586301062	-0.408655
Without_SEQN	2028	lnTG	4.53491928817434	0.593072885480493	0.626025736239361	0.626026
Without_SEQN	2028	HbA1c	5.74044382061073	1.07950364175997	0.448247134449268	0.448247
Without_SEQN	2028	BMI	29.574907446222	7.14698116335462	0.446422387382133	0.446422
Without_SEQN	2028	lnCRP	0.593214550825566	1.23488701924768	0.425162180006422	0.425162
With_SEQN	2029	SBP	125.835580080842	19.4232177495073	0.387525247493122	0.387525
With_SEQN	2029	DBP	72.2666051544919	11.8352995236399	0.291611860345526	0.291612
With_SEQN	2029	LDL	117.444201055933	36.1996739959602	0.356787452382034	0.356787
With_SEQN	2029	HDL	55.1237621528127	17.3275255178452	-0.414035071908054	-0.414035
With_SEQN	2029	lnTG	4.53533762631014	0.592518324910119	0.636301671072908	0.636302
With_SEQN	2029	HbA1c	5.74050015199279	1.07955548585366	0.44082322148476	0.440823
With_SEQN	2029	BMI	29.565468276657	7.14899702343976	0.441779417177037	0.441779
With_SEQN	2029	lnCRP	0.592773514804835	1.23528568285291	0.415937401047264	0.415937
Without_SEQN	2029	SBP	125.797001280497	19.3120584149467	0.386318227798311	0.386318
Without_SEQN	2029	DBP	72.3321479143726	11.865724715808	0.282565650086627	0.282566
Without_SEQN	2029	LDL	117.702509126419	36.687662617585	0.37394974281854	0.37395
Without_SEQN	2029	HDL	55.1147693289745	17.3528561897563	-0.412079776978049	-0.41208
Without_SEQN	2029	lnTG	4.53732908249587	0.59545616462333	0.648047924298984	0.648048
Without_SEQN	2029	HbA1c	5.74013204805762	1.07960501578857	0.44489688848582	0.444897
Without_SEQN	2029	BMI	29.5558964531795	7.13910179260821	0.432826441272341	0.432826
Without_SEQN	2029	lnCRP	0.595364902852815	1.23539284506513	0.42251613154619	0.422516
With_SEQN	2030	SBP	125.82393119156	19.3647834661344	0.401367173618152	0.401367
With_SEQN	2030	DBP	72.3936037313571	11.912161305846	0.288367627129894	0.288368
With_SEQN	2030	LDL	117.719568280017	36.3720265235428	0.349994966090682	0.349995
With_SEQN	2030	HDL	55.1378813307546	17.326756681852	-0.408859967352298	-0.40886
With_SEQN	2030	lnTG	4.53510593327634	0.592798500466792	0.631448073843685	0.631448
With_SEQN	2030	HbA1c	5.74037956456232	1.07949509040095	0.442957962507645	0.442958
With_SEQN	2030	BMI	29.5651885813382	7.16755122066097	0.441292486528043	0.441292
With_SEQN	2030	lnCRP	0.59270763823164	1.23192477838111	0.418093313541766	0.418093
Without_SEQN	2030	SBP	125.866126939631	19.4409864139797	0.405393210388669	0.405393
Without_SEQN	2030	DBP	72.3426882893699	11.8130065598306	0.287660080018397	0.28766
Without_SEQN	2030	LDL	117.517061976846	36.1657391914578	0.334870606942247	0.334871
Without_SEQN	2030	HDL	55.2249228354618	17.3950606670738	-0.402629820746904	-0.40263
Without_SEQN	2030	lnTG	4.53549632442334	0.592619146352668	0.618215907428841	0.618216
Without_SEQN	2030	HbA1c	5.74052775321881	1.07948731023246	0.451032254294859	0.451032
Without_SEQN	2030	BMI	29.565783647767	7.15543124186169	0.449088912885716	0.449089
Without_SEQN	2030	lnCRP	0.592117599672354	1.23258292751353	0.426959876102939	0.42696
With_SEQN	2031	SBP	125.891577600922	19.3942745574212	0.387514888912604	0.387515
With_SEQN	2031	DBP	72.3565532887174	11.8640771030554	0.288702943068582	0.288703
With_SEQN	2031	LDL	117.819923219365	36.7079176844139	0.362521411344932	0.362521
With_SEQN	2031	HDL	55.1009092064667	17.3683911364093	-0.412947096010302	-0.412947
With_SEQN	2031	lnTG	4.53721071158603	0.591874983610996	0.639411380407399	0.639411
With_SEQN	2031	HbA1c	5.7402975466856	1.07953421973792	0.437011648596683	0.437012
With_SEQN	2031	BMI	29.5635937045055	7.14758669870803	0.437817574861359	0.437818
With_SEQN	2031	lnCRP	0.594234930037762	1.23430618395593	0.423252479247675	0.423252
Without_SEQN	2031	SBP	125.821586259363	19.3897057286457	0.402818759874115	0.402819
Without_SEQN	2031	DBP	72.2995614015773	11.786374111045	0.292849556610478	0.29285
Without_SEQN	2031	LDL	117.505576398631	36.1619069624634	0.348706276030098	0.348706
Without_SEQN	2031	HDL	55.0904527156818	17.3439853704379	-0.406194489756803	-0.406194
Without_SEQN	2031	lnTG	4.53664188016641	0.592845928364235	0.623140045662998	0.62314
Without_SEQN	2031	HbA1c	5.74166794591566	1.08099617506889	0.44714254769146	0.447143
Without_SEQN	2031	BMI	29.5681933780097	7.15578430367913	0.447796513862096	0.447797
Without_SEQN	2031	lnCRP	0.592669479819307	1.23501160041487	0.424241176083831	0.424241
With_SEQN	2032	SBP	125.870860885573	19.346650532734	0.393941079240852	0.393941
With_SEQN	2032	DBP	72.319870791608	11.8430552216548	0.287466545358582	0.287467
With_SEQN	2032	LDL	117.454710434546	36.2009231696582	0.352918948355398	0.352919
With_SEQN	2032	HDL	55.111952544044	17.367728277417	-0.409966536079515	-0.409967
With_SEQN	2032	lnTG	4.53567273023742	0.592846746354728	0.632321527718385	0.632322
With_SEQN	2032	HbA1c	5.74121975054017	1.08039297588736	0.448392392103647	0.448392
With_SEQN	2032	BMI	29.5487859310848	7.1444495971394	0.439299553443183	0.4393
With_SEQN	2032	lnCRP	0.596179598501519	1.23257150015346	0.414620847118552	0.414621
Without_SEQN	2032	SBP	125.849574248744	19.4107341527857	0.408032105639771	0.408032
Without_SEQN	2032	DBP	72.31216353203	11.8474892060962	0.305065093719029	0.305065
Without_SEQN	2032	LDL	117.348683524055	36.0897071114511	0.335047077920923	0.335047
Without_SEQN	2032	HDL	55.1506061424063	17.3601485382323	-0.407336854489535	-0.407337
Without_SEQN	2032	lnTG	4.53603599783484	0.596171559723838	0.609251862182179	0.609252
Without_SEQN	2032	HbA1c	5.74039999867407	1.07949266310062	0.446207046796505	0.446207
Without_SEQN	2032	BMI	29.5595227330421	7.15695596337637	0.454801472316387	0.454801
Without_SEQN	2032	lnCRP	0.589730832811756	1.23302211366541	0.431583793936335	0.431584
With_SEQN	2033	SBP	125.803290444094	19.3074269339927	0.404132775821056	0.404133
With_SEQN	2033	DBP	72.348666676677	11.8149882828141	0.291273198477549	0.291273
With_SEQN	2033	LDL	117.344852476748	36.1578073640818	0.353907297907201	0.353907
With_SEQN	2033	HDL	55.1418818708351	17.32571451125	-0.407851551419257	-0.407852
With_SEQN	2033	lnTG	4.534091134101	0.592771637496966	0.633028771462512	0.633029
With_SEQN	2033	HbA1c	5.74000392184981	1.07973420461931	0.446156907424197	0.446157
With_SEQN	2033	BMI	29.5608717225762	7.13937050851692	0.44280855706003	0.442809
With_SEQN	2033	lnCRP	0.593092582433673	1.23015226465658	0.419935590606138	0.419936
Without_SEQN	2033	SBP	125.852838600798	19.3360902246689	0.399865840740138	0.399866
Without_SEQN	2033	DBP	72.3126486701457	11.8097719252951	0.292374668485198	0.292375
Without_SEQN	2033	LDL	117.546178474675	36.4574614902094	0.356499998397588	0.3565
Without_SEQN	2033	HDL	55.1693745428612	17.4169740411583	-0.411792788569528	-0.411793
Without_SEQN	2033	lnTG	4.53626213449304	0.593869375038609	0.633299191023542	0.633299
Without_SEQN	2033	HbA1c	5.74054809612192	1.07942720437063	0.441637919550442	0.441638
Without_SEQN	2033	BMI	29.5431903387186	7.15230966115909	0.439296575003143	0.439297
Without_SEQN	2033	lnCRP	0.593425412754736	1.23169422358588	0.418691034114713	0.418691
With_SEQN	2034	SBP	125.927082087726	19.4005163523141	0.390984686578311	0.390985
With_SEQN	2034	DBP	72.394646554098	11.8821153481894	0.28867628473035	0.288676
With_SEQN	2034	LDL	117.538932329375	36.1820086113346	0.351592802100789	0.351593
With_SEQN	2034	HDL	55.0597076774526	17.3324749934044	-0.413378905189593	-0.413379
With_SEQN	2034	lnTG	4.5352541084288	0.592725337825232	0.634998162495952	0.634998
With_SEQN	2034	HbA1c	5.74010876245622	1.07963850619626	0.446187451265497	0.446187
With_SEQN	2034	BMI	29.5657087977814	7.14321897406539	0.446490542095421	0.446491
With_SEQN	2034	lnCRP	0.591831448887203	1.23240311721502	0.42021041296427	0.42021
Without_SEQN	2034	SBP	125.912224060502	19.4670731800598	0.396832827716182	0.396833
Without_SEQN	2034	DBP	72.3289402082313	11.784749463434	0.291621777107013	0.291622
Without_SEQN	2034	LDL	117.56463006054	36.2161922274859	0.33570163781122	0.335702
Without_SEQN	2034	HDL	55.1291606409142	17.3473588886161	-0.40389813464095	-0.403898
Without_SEQN	2034	lnTG	4.53506843858083	0.59284805104261	0.619119506270846	0.61912
Without_SEQN	2034	HbA1c	5.74017441813464	1.07960069609583	0.450624775438915	0.450625
Without_SEQN	2034	BMI	29.5895370395973	7.20161313827764	0.443609584505411	0.44361
Without_SEQN	2034	lnCRP	0.597904629150695	1.23440786823756	0.425776283565159	0.425776
With_SEQN	2035	SBP	125.763234940064	19.3604645496364	0.407235523566528	0.407236
With_SEQN	2035	DBP	72.3228667056129	11.8445699691243	0.301071246627044	0.301071
With_SEQN	2035	LDL	117.359473592044	36.204913899981	0.336513351899645	0.336513
With_SEQN	2035	HDL	55.1105491875341	17.3751456481028	-0.408854803311515	-0.408855
With_SEQN	2035	lnTG	4.53678243699362	0.592856345674621	0.616549268245438	0.616549
With_SEQN	2035	HbA1c	5.74024885727971	1.07963686045907	0.449090656968589	0.449091
With_SEQN	2035	BMI	29.5719703460712	7.15460776280819	0.449688087901528	0.449688
With_SEQN	2035	lnCRP	0.59576644810676	1.23351494034351	0.424846027344494	0.424846
Without_SEQN	2035	SBP	125.83761670851	19.3396155438605	0.402847445516518	0.402847
Without_SEQN	2035	DBP	72.2627082349537	11.8412944674616	0.29183970665656	0.29184
Without_SEQN	2035	LDL	117.405757901546	36.4669380631509	0.366049529423303	0.36605
Without_SEQN	2035	HDL	55.1691078342455	17.3568820765328	-0.404249202296415	-0.404249
Without_SEQN	2035	lnTG	4.5348150000466	0.593298377736626	0.639427635504405	0.639428
Without_SEQN	2035	HbA1c	5.74044502904434	1.07947808860372	0.443248664221538	0.443249
Without_SEQN	2035	BMI	29.567177101974	7.14713383914514	0.434710308138754	0.43471
Without_SEQN	2035	lnCRP	0.592173343595545	1.23042867540517	0.413508750577256	0.413509
