## Supplementary tables, figure source data and SAPA calculator for "A shared cardiovascular and cerebrovascular risk marker phenotype: physiological context and prognosis": Data_Access_Identity.tsv

resource	analysed_identity	access_route	access_conditions	download_date
NHANES	1999–2010 and 2015–2018 survey modules; DXA 1999–2000, 2001–2004 and 2015–2018	https://wwwn.cdc.gov/nchs/nhanes/ ; https://wwwn.cdc.gov/nchs/nhanes/dxa/Dxa.aspx	Public-use files; preserve the official survey and imputation documentation
ELSA	UK Data Service SN 5050, 50th Edition, May 2026; doi:10.5255/UKDA-SN-5050-37	https://doi.org/10.5255/UKDA-SN-5050-37	Registration and the applicable UK Data Service access conditions; no participant-data redistribution
CHARLS	Raw waves used in current Methods; Harmonized CHARLS D (2011–2018), June 2021; Wave 5 codebook VERSIONID 20231106	https://charls.charlsdata.com/ ; https://g2aging.org/	Registration and provider conditions; Harmonized CHARLS acknowledgement retained
HRS	2016 Core and longitudinal files; BIOMK16BL_R; main VBS v3; Additional Assays v2, April 2025	https://hrsdata.isr.umich.edu/	Core/longitudinal registration; biomarker/VBS sensitive-data agreement; no participant-level redistribution
Pan-UKB SBP	GCST90691918	https://www.ebi.ac.uk/gwas/studies/GCST90691918	Provider summary-statistic terms; source files not redistributed	2026-03-30
Pan-UKB DBP	GCST90691891	https://www.ebi.ac.uk/gwas/studies/GCST90691891	Provider summary-statistic terms; source files not redistributed	2026-03-30
Pan-UKB LDL cholesterol	GCST90691894	https://www.ebi.ac.uk/gwas/studies/GCST90691894	Provider summary-statistic terms; source files not redistributed	2026-04-13
Pan-UKB HDL cholesterol	GCST90691577	https://www.ebi.ac.uk/gwas/studies/GCST90691577	Provider summary-statistic terms; source files not redistributed	2026-04-13
Pan-UKB triglycerides	GCST90691583	https://www.ebi.ac.uk/gwas/studies/GCST90691583	Provider summary-statistic terms; source files not redistributed	2026-04-13
Pan-UKB HbA1c	GCST90691576	https://www.ebi.ac.uk/gwas/studies/GCST90691576	Provider summary-statistic terms; source files not redistributed	2026-04-13
Pan-UKB BMI	GCST90691769	https://www.ebi.ac.uk/gwas/studies/GCST90691769	Provider summary-statistic terms; source files not redistributed	2026-04-13
Pan-UKB CRP	GCST90691573	https://www.ebi.ac.uk/gwas/studies/GCST90691573	Provider summary-statistic terms; source files not redistributed	2026-04-13
Biobank Japan	SBP/DBP/lipids/HbA1c/CRP: hum0014.v8.58qt.v1 (2018-05-01); BMI: hum0014.v6.158k.v1 (2017-09-08)	NBDC Human Database; source publications doi:10.1038/s41588-018-0047-6 and doi:10.1038/ng.3951	Public summary-data releases under provider terms
MVP MI	GCST90475932	https://www.ebi.ac.uk/gwas/studies/GCST90475932	Provider summary-data terms; no MVP participant-level access	2026-04-24
MVP coronary atherosclerosis	GCST90475936	https://www.ebi.ac.uk/gwas/studies/GCST90475936	Provider summary-data terms; no MVP participant-level access	2026-04-24
MVP survey-reported stroke, CircStrk	GCST90476623	https://www.ebi.ac.uk/gwas/studies/GCST90476623	Provider summary-data terms; no MVP participant-level access	2026-04-18
MVP cerebral infarction	GCST90477991	https://www.ebi.ac.uk/gwas/studies/GCST90477991	Provider summary-data terms; no MVP participant-level access	2026-04-19
FinnGen	R12 / DF12, 2024-11-04; I9_MI_STRICT, I9_CORATHER, I9_STR	https://www.finngen.fi/en/access_results ; https://r12.finngen.fi/	Provider access conditions; I9_STR excludes subarachnoid haemorrhage; participant/investigator acknowledgement retained
UK Biobank abdominal SAT	GCST90590314	https://www.ebi.ac.uk/gwas/studies/GCST90590314	Provider summary-data terms; the MRI and BIA inputs originate from distinct, overlapping UK Biobank studies	2026-10-02
UK Biobank thigh SAT	GCST90590315	https://www.ebi.ac.uk/gwas/studies/GCST90590315	Provider summary-data terms; the MRI and BIA inputs originate from distinct, overlapping UK Biobank studies	2026-10-02
UK Biobank VAT	GCST90590316	https://www.ebi.ac.uk/gwas/studies/GCST90590316	Provider summary-data terms; the MRI and BIA inputs originate from distinct, overlapping UK Biobank studies	2026-10-02
UK Biobank liver fat	GCST90590317	https://www.ebi.ac.uk/gwas/studies/GCST90590317	Provider summary-data terms; the MRI and BIA inputs originate from distinct, overlapping UK Biobank studies	2026-10-02
UK Biobank BIA whole-body fat	GCST90691779	https://www.ebi.ac.uk/gwas/studies/GCST90691779	Provider summary-data terms; the MRI and BIA inputs originate from distinct, overlapping UK Biobank studies	2026-10-02
deCODE protein QTL	Ferkingstad et al. 2021; 4,907 aptamers; conditional cis-pQTL source tables	https://download.decode.is/form/folder/proteomics	Provider summary-data conditions; source files not redistributed
Functional published inputs	Williamson et al. 2023; published locus/phenotype tables for insulin sensitivity and insulin fold change	https://doi.org/10.1038/s41588-023-01408-9	Published aggregate tables; exact alleles and sources retained in Supplementary Table S12 and Source Data
