## Supplementary tables, figure source data and SAPA calculator for "A shared cardiovascular and cerebrovascular risk marker phenotype: physiological context and prognosis": Data_Support.tsv

cohort	n_full	n_G	n_fasting_confirmed	med_stratum
NHANES	4265	4265	4265	recorded glucose-lowering medication
ELSA	4260	2461	2438	reported diabetes
CHARLS	8335	8325	NA	recorded glucose-lowering medication
