## Supplementary tables, figure source data and SAPA calculator for "A shared cardiovascular and cerebrovascular risk marker phenotype: physiological context and prognosis": DoubleOmission_Validation.tsv

dataset	other_omitted	model	n	r_to_matching_seven	bias_to_matching_seven	rmse_to_matching_seven	r_to_full8	bias_to_full8	rmse_to_full8	rank_shift_median	rank_shift_p90	quarter_disagreement
NHANES_holdout	SBP	Six_measured_only	2097	0.975726963243984	0.0322957484014234	0.368757571882036	0.951898059081606	0.0887570645891786	0.583057739364111	3	7	0.1343421504453
NHANES_holdout	SBP	Six_measured_plus_estimated_HbA1c	2097	0.992042566919376	0.018535293714902	0.203772462025504	0.970866004436719	0.0749966099026572	0.44430848598961	2	5	0.0798611457137892
NHANES_holdout	DBP	Six_measured_only	2097	0.977777043717124	0.0322957484014234	0.368757571882036	0.969763537164063	0.0316289562552993	0.475490525896927	3	7	0.12827579234452
NHANES_holdout	DBP	Six_measured_plus_estimated_HbA1c	2097	0.992526204730947	0.018535293714902	0.203772462025504	0.982057745585347	0.0178685015687779	0.346022755143963	2	5	0.0875697457522811
NHANES_holdout	LDL	Six_measured_only	2097	0.978349810418906	0.0322957484014234	0.368757571882036	0.965215155542693	0.0953855285476493	0.505268818990201	3	7	0.122895054951638
NHANES_holdout	LDL	Six_measured_plus_estimated_HbA1c	2097	0.99262749803248	0.018535293714902	0.203772462025504	0.974114721551441	0.0816250738611279	0.411514948253329	2	5	0.086971200011997
NHANES_holdout	HDL	Six_measured_only	2097	0.974741748943287	0.0322957484014234	0.368757571882036	0.957651898235166	0.0142596138916632	0.571175416814159	3	7	0.13934866134342
NHANES_holdout	HDL	Six_measured_plus_estimated_HbA1c	2097	0.991646369939646	0.018535293714902	0.203772462025504	0.975234725338374	0.000499159205141807	0.426180908476159	2	5	0.100350393438576
NHANES_holdout	lnTG	Six_measured_only	2097	0.966791810677071	0.0322957484014234	0.368757571882036	0.922590129444783	0.0624221768347048	0.782806662155086	3	9	0.16861539632653
NHANES_holdout	lnTG	Six_measured_plus_estimated_HbA1c	2097	0.989202130379233	0.018535293714902	0.203772462025504	0.947297559787431	0.0486617221481834	0.645212253088022	2	6	0.100961621965858
NHANES_holdout	BMI	Six_measured_only	2097	0.972915006137878	0.0322957484014234	0.368757571882036	0.946279010104302	0.0303908628102188	0.641345438174766	3	8	0.117227019575882
NHANES_holdout	BMI	Six_measured_plus_estimated_HbA1c	2097	0.991053436297724	0.018535293714902	0.203772462025504	0.964031671884009	0.0166304081236974	0.510035018776979	2	5	0.0704455284282505
NHANES_holdout	lnCRP	Six_measured_only	2097	0.974629283634858	0.0322957484014234	0.368757571882036	0.953649317792209	0.0131984516111635	0.586668830410276	3	7	0.134363308328251
NHANES_holdout	lnCRP	Six_measured_plus_estimated_HbA1c	2097	0.991624832267654	0.018535293714902	0.203772462025504	0.969971007562613	-0.000562003075357911	0.456103461628783	2	5	0.101078263009178
ELSA_fasting	SBP	Six_measured_only	2438	0.987223767922928	-0.0016794183366244	0.211704905327638	0.96085509333338	-0.102424715706158	0.431723276890913	2	6	0.0991751079907737
ELSA_fasting	SBP	Six_measured_plus_estimated_HbA1c	2438	0.991172668162005	-0.159669102989998	0.236173961861248	0.965978069713538	-0.260414400359532	0.466073974948517	3	9	0.152358950680348
ELSA_fasting	DBP	Six_measured_only	2438	0.988011438627459	-0.0016794183366244	0.211704905327638	0.97901407714046	-0.0871966894449991	0.330036461719129	2	6	0.0948552001043136
ELSA_fasting	DBP	Six_measured_plus_estimated_HbA1c	2438	0.991641724855055	-0.159669102989998	0.236173961861248	0.980725088302801	-0.245186374098373	0.383656893864247	3	8	0.148729188195162
ELSA_fasting	LDL	Six_measured_only	2438	0.98825538370841	-0.0016794183366244	0.211704905327638	0.960599904927459	-0.135095319095158	0.432773097946481	2	6	0.0873399078254204
ELSA_fasting	LDL	Six_measured_plus_estimated_HbA1c	2438	0.991753161425317	-0.159669102989998	0.236173961861248	0.960071727928907	-0.293085003748532	0.50134748806359	3	8	0.139510972822767
ELSA_fasting	HDL	Six_measured_only	2438	0.985090693549944	-0.0016794183366244	0.211704905327638	0.944772038337448	0.247360347729973	0.567212778109722	2	7	0.0998280314604599
ELSA_fasting	HDL	Six_measured_plus_estimated_HbA1c	2438	0.989769153421385	-0.159669102989998	0.236173961861248	0.950741982696666	0.0893706630765991	0.485818272196765	4	9	0.15149362437507
ELSA_fasting	lnTG	Six_measured_only	2438	0.983000618934683	-0.0016794183366244	0.211704905327638	0.946580001838649	-0.155592269688567	0.563723296012024	2	7	0.111258778115124
ELSA_fasting	lnTG	Six_measured_plus_estimated_HbA1c	2438	0.988292837768476	-0.159669102989998	0.236173961861248	0.950740269819627	-0.313581954341941	0.599714884205404	4	10	0.185177779236775
ELSA_fasting	BMI	Six_measured_only	2438	0.986737504208767	-0.0016794183366244	0.211704905327638	0.966148541057632	0.10159959380067	0.414289415179767	2	6	0.0885281062404269
ELSA_fasting	BMI	Six_measured_plus_estimated_HbA1c	2438	0.990886414566183	-0.159669102989998	0.236173961861248	0.972775452858183	-0.056390090852704	0.362756585527108	4	9	0.151094773120706
ELSA_fasting	lnCRP	Six_measured_only	2438	0.98694537619717	-0.0016794183366244	0.211704905327638	0.965396109413706	0.102567531861705	0.415052927836158	2	6	0.095494898810641
ELSA_fasting	lnCRP	Six_measured_plus_estimated_HbA1c	2438	0.991011335663257	-0.159669102989998	0.236173961861248	0.970344165442966	-0.0554221527916686	0.371558277850559	3	8	0.14985480168209
CHARLS_recorded_glucose	SBP	Six_measured_only	8316	0.971210848650868	0.204443411037324	0.380392265821508	0.940855285677385	0.123606701366924	0.571274772687178	6	12	0.227676863901916
CHARLS_recorded_glucose	SBP	Six_measured_plus_estimated_HbA1c	8316	0.977753076291352	0.175633659271372	0.33353752574578	0.943208589721892	0.0947969496009721	0.524535964132999	4	11	0.17169507563654
CHARLS_recorded_glucose	DBP	Six_measured_only	8316	0.973890520599142	0.204443411037324	0.380392265821508	0.963359150163859	0.125877285914863	0.463746891625859	5	11	0.206331329375082
CHARLS_recorded_glucose	DBP	Six_measured_plus_estimated_HbA1c	8316	0.979762056131128	0.175633659271372	0.33353752574578	0.963725416418538	0.0970675341489114	0.423292402991587	4	10	0.159938739735007
CHARLS_recorded_glucose	LDL	Six_measured_only	8316	0.976858081276863	0.204443411037324	0.380392265821508	0.949989758964304	0.221733665375247	0.529173333058613	5	11	0.197168260307066
CHARLS_recorded_glucose	LDL	Six_measured_plus_estimated_HbA1c	8316	0.982283718189659	0.175633659271372	0.33353752574578	0.954866251664786	0.192923913609295	0.496260636716458	3	10	0.15142270873856
CHARLS_recorded_glucose	HDL	Six_measured_only	8316	0.972296171118247	0.204443411037324	0.380392265821508	0.952407949419614	0.0978371495660294	0.514198918629988	5	12	0.22764970829584
CHARLS_recorded_glucose	HDL	Six_measured_plus_estimated_HbA1c	8316	0.978488137229923	0.175633659271372	0.33353752574578	0.959481379853427	0.0690273978000775	0.4461463187225	4	10	0.178999901663755
CHARLS_recorded_glucose	lnTG	Six_measured_only	8316	0.964690938380307	0.204443411037324	0.380392265821508	0.901028714558739	0.00901211921984514	0.712108916768919	6	13	0.249127190222156
CHARLS_recorded_glucose	lnTG	Six_measured_plus_estimated_HbA1c	8316	0.972624445366572	0.175633659271372	0.33353752574578	0.923930714375055	-0.0197976325461067	0.617331320087797	4	12	0.184347245605213
CHARLS_recorded_glucose	BMI	Six_measured_only	8316	0.973893770659286	0.204443411037324	0.380392265821508	0.95795930195187	0.556805555273151	0.727365851266541	5	11	0.215252151047818
CHARLS_recorded_glucose	BMI	Six_measured_plus_estimated_HbA1c	8316	0.979752966394893	0.175633659271372	0.33353752574578	0.962381090275754	0.527995803507199	0.674100290613501	3	10	0.165349572366188
CHARLS_recorded_glucose	lnCRP	Six_measured_only	8316	0.974621035675273	0.204443411037324	0.380392265821508	0.955814719089199	0.388854747647161	0.608797561612861	5	11	0.217508115470711
CHARLS_recorded_glucose	lnCRP	Six_measured_plus_estimated_HbA1c	8316	0.980432618348066	0.175633659271372	0.33353752574578	0.962727212540377	0.360044995881209	0.54921831926707	3	10	0.163202390073461
