## Supplementary tables, figure source data and SAPA calculator for "A shared cardiovascular and cerebrovascular risk marker phenotype: physiological context and prognosis": DXA_Component_Results.csv

category	metric	term	contrast	estimate	se	lower	upper	df	within_var	between_var	imputation_var_fraction	period
moment	body_log_scale	fat_variance	mid	0.127686805096506	0.00713403855810404	0.113072659544622	0.142300950648389	27.9689881000476	5.05284282708839e-05	3.05064898026007e-07	0.00719287611442691	2001-2004
moment	body_log_scale	fat_variance	old	0.102977309304595	0.00641899035430834	0.0898219385598655	0.116132680049325	27.6886120112547	4.05524187541103e-05	5.42515345494412e-07	0.0158000996841055	2001-2004
moment	body_log_scale	fat_variance	delta	-0.0247094957919102	0.00868514065385048	-0.0425092530958339	-0.00690973848798648	27.6874148632516	7.42371957978891e-05	9.95393649397696e-07	0.0158351579401874	2001-2004
moment	body_log_scale	ratio_variance	mid	0.0724679727344604	0.00506881715153952	0.0619460393333265	0.0829899061355943	21.6504115598956	2.20897663559193e-05	3.00261746651825e-06	0.140238740425237	2001-2004
moment	body_log_scale	ratio_variance	old	0.0703965426909932	0.00373582428106446	0.0627116248051486	0.0780814605768378	25.6015370867399	1.3039081392453e-05	7.64418055448163e-07	0.0657263176756148	2001-2004
moment	body_log_scale	ratio_variance	delta	-0.00207143004346718	0.00586568346876994	-0.0141944672248311	0.0100516071378967	23.3853209736741	3.066747297212e-05	3.11564131973409e-06	0.108665442836929	2001-2004
moment	body_log_scale	lean_variance	mid	0.0197847322397401	0.0012889109093408	0.0171428136755765	0.0224266508039038	27.6047240559126	1.6310115243804e-06	2.52331731977832e-08	0.0182266693686518	2001-2004
moment	body_log_scale	lean_variance	old	0.0163115177300051	0.00101546940771979	0.0142287849458359	0.0183942505141743	27.2342769615477	1.00197782703574e-06	2.43335758158637e-08	0.0283174075059435	2001-2004
moment	body_log_scale	lean_variance	delta	-0.00347321450973507	0.00148174952655914	-0.00651278848544346	-0.000433640534026685	27.1383227900908	2.12797444173931e-06	5.63393480991133e-08	0.0307923950027975	2001-2004
moment	body_log_scale	fat_ratio_covariance	mid	0.0406759752515398	0.0034978701564874	0.0334646022342013	0.0478873482688783	24.5057429034767	1.11636374681751e-05	8.92881802891721e-07	0.087572520536645	2001-2004
moment	body_log_scale	fat_ratio_covariance	old	0.02132609475027	0.00417051025291936	0.0127469223403302	0.0299052671602098	25.5974717539181	1.62485004934342e-05	9.53879396892728e-07	0.065810672394769	2001-2004
moment	body_log_scale	fat_ratio_covariance	delta	-0.0193498805012698	0.00410270599235573	-0.0277997948458192	-0.0108999661567204	24.9864014700311	1.55161582890453e-05	1.09669847555524e-06	0.0781857658218439	2001-2004
moment	body_log_scale	fat_lean_covariance	mid	0.0385076815590825	0.00280457445614501	0.0327640597917107	0.0442513033264544	28.1401316115041	7.8541214702094e-06	9.59700820971926e-09	0.00146414188235852	2001-2004
moment	body_log_scale	fat_lean_covariance	old	0.0288934881291817	0.00210130350122542	0.0245896961488508	0.0331972801095126	28.0771993108079	4.39948972425937e-06	1.33222333357074e-08	0.00362060138910878	2001-2004
moment	body_log_scale	fat_lean_covariance	delta	-0.00961419342990084	0.00314490270781794	-0.0160554256443655	-0.00317296121543618	28.0782729025478	9.85496256361249e-06	2.95420650234422e-08	0.00358432735608483	2001-2004
moment	body_log_scale	ratio_lean_covariance	mid	0.0165505685810875	0.00138558705437842	0.0136933112283535	0.0194078259338214	24.3958879014402	1.74767194762616e-06	1.43482948029079e-07	0.0896837796864699	2001-2004
moment	body_log_scale	ratio_lean_covariance	old	0.00699853025433501	0.00155689657622752	0.00380339442918236	0.0101936660794877	26.8834910940671	2.33389678785359e-06	7.50251343461573e-08	0.0371422749559219	2001-2004
moment	body_log_scale	ratio_lean_covariance	delta	-0.00955203832675245	0.00180490019089072	-0.0132860851687097	-0.00581799148479519	22.9637318455898	2.87842877040673e-06	3.1602994055886e-07	0.116413432228934	2001-2004
contribution	B_without_BMI	fat_variance	delta	-0.0128940775100666	0.00742356612083676	-0.0281672641426046	0.00237910912247142	25.525151390614	5.14001253164813e-05	3.0910071949617e-06	0.0673063593417778	2001-2004
contribution	B_without_BMI	ratio_variance	delta	-0.00312510639875511	0.00860053867735593	-0.021148927059808	0.0148987142622977	18.6530853060449	5.95331945262504e-05	1.2030059178704e-05	0.195163097928864	2001-2004
contribution	B_without_BMI	lean_variance	delta	0.00141677231649852	0.00203063648321285	-0.00274598864099496	0.00557953327399201	27.5315769932914	4.03979634682566e-06	6.97401501078271e-08	0.0202954999787986	2001-2004
contribution	B_without_BMI	fat_ratio_covariance	delta	-0.0330115842307076	0.0113274650765386	-0.0562655173028883	-0.00975765115852698	26.7080274975747	0.000123005669834338	4.421496021553e-06	0.041350905185084	2001-2004
contribution	B_without_BMI	fat_lean_covariance	delta	-0.00218119655731423	0.00668933844146668	-0.0159474764529479	0.0115850833383194	25.3880840420819	4.16097305911809e-05	2.61459849441912e-06	0.0701164491344301	2001-2004
contribution	B_without_BMI	ratio_lean_covariance	delta	-0.00398524092413642	0.00827980022957067	-0.0209691689452543	0.0129986870969815	27.1647154693296	6.64904462941596e-05	1.72053795619916e-06	0.0301165893294915	2001-2004
contribution	B_without_BMI	total	delta	-0.0537804333044814	0.017778949427152	-0.0903055061967553	-0.0172553604122076	26.2970508736058	0.00030003852490757	1.33770981880496e-05	0.0507844755322831	2001-2004
contribution	B	fat_variance	delta	-0.0321377712338931	0.0139837535752244	-0.0608190102847987	-0.00345653218298744	27.2242220403697	0.000189956847838073	4.65709684543975e-06	0.0285791291529899	2001-2004
contribution	B	ratio_variance	delta	-0.00280662614774705	0.00781438764730159	-0.0191971037984249	0.0135838515029308	18.422414624353	4.88804828280032e-05	1.01534762285804e-05	0.199529033833204	2001-2004
contribution	B	lean_variance	delta	0.000668697580386301	0.00464980674893032	-0.00885873391172464	0.0101961290724972	27.8227686757012	2.13658878961917e-05	2.12345755171891e-07	0.0117856902495328	2001-2004
contribution	B	fat_ratio_covariance	delta	-0.0579888998593232	0.0151415748905166	-0.0890619952444441	-0.0269158044742022	26.9047009558948	0.000220870363009524	6.99743929633129e-06	0.0366250551901667	2001-2004
contribution	B	fat_lean_covariance	delta	-0.0207563677644589	0.00965432083347438	-0.0405462380861561	-0.000966497442761668	27.5704391616948	9.14162098889876e-05	1.49141738889161e-06	0.019201581231921	2001-2004
contribution	B	ratio_lean_covariance	delta	-0.0303959647635654	0.00999064134614936	-0.05094829753845	-0.00984363198868086	25.583715324463	9.32156907668688e-05	5.49768645043353e-06	0.0660958932326522	2001-2004
contribution	B	total	delta	-0.143416932188601	0.0323420813310402	-0.209750712231909	-0.077083152145293	27.2341789964285	0.001016387256873	2.46858066255133e-05	0.0283199602141662	2001-2004
moment	body_log_scale	fat_variance	mid	0.130991126194213	0.0127303047933364	0.103331609998942	0.158650642389484	12.3106746294139	0.000161511857381225	4.57335625014609e-07	0.00338640327376854	1999-2000
moment	body_log_scale	fat_variance	old	0.103490923426707	0.00832218882534408	0.0854024723048692	0.121579374548546	12.2692867719754	6.87991024069744e-05	3.83103698089508e-07	0.00663777396545247	1999-2000
moment	body_log_scale	fat_variance	delta	-0.0275002027675055	0.00945601800038526	-0.0480539031911536	-0.00694650234385738	12.2646129636027	8.87902604775118e-05	5.21679955081867e-07	0.00700114085641955	1999-2000
moment	body_log_scale	ratio_variance	mid	0.0671814420748504	0.00638135480489448	0.0516496609647381	0.0827132231849626	6.13486547335547	2.56251808937981e-05	1.25804235434598e-05	0.370724018791181	1999-2000
moment	body_log_scale	ratio_variance	old	0.0639225538859269	0.00546391114143682	0.0520410507638616	0.0758040570079922	12.2163046768505	2.95344592933008e-05	2.66554723513854e-07	0.0107142153985707	1999-2000
moment	body_log_scale	ratio_variance	delta	-0.00325888818892343	0.00671302635574423	-0.0195674262079684	0.0130496498301215	6.18383178228974	2.85081048551963e-05	1.37971816647669e-05	0.367396423401032	1999-2000
moment	body_log_scale	lean_variance	mid	0.0221470911876449	0.00226449127779989	0.0172105575053693	0.0270836248699205	11.9426074756986	4.97141083443294e-06	1.30424927332364e-07	0.0305211255231129	1999-2000
moment	body_log_scale	lean_variance	old	0.0176370334527754	0.00172667202661875	0.0138829710462873	0.0213910958592634	12.2360247222314	2.95394446944431e-06	2.28765150528395e-08	0.00920770518781172	1999-2000
moment	body_log_scale	lean_variance	delta	-0.00451005773486953	0.00247672194337516	-0.00990740789946354	0.000887292429724477	11.9792552766739	5.96256145190967e-06	1.42991777405302e-07	0.0279729202179584	1999-2000
moment	body_log_scale	fat_ratio_covariance	mid	0.0377395348596385	0.00638095322469805	0.0238258785067766	0.0516531912125003	11.9169502107849	3.94018769927997e-05	1.09557255248724e-06	0.0322887525868705	1999-2000
moment	body_log_scale	fat_ratio_covariance	old	0.0126380277660745	0.00618014695198677	-0.000918490337245009	0.026194545869394	11.3138339377732	3.54860173566428e-05	2.25683249292377e-06	0.0709059970447491	1999-2000
moment	body_log_scale	fat_ratio_covariance	delta	-0.025101507093564	0.00800284654970344	-0.0425011186984035	-0.00770189548872444	12.2351348278045	6.3451469063732e-05	4.95069861973515e-07	0.00927595761900028	1999-2000
moment	body_log_scale	fat_lean_covariance	mid	0.0420366401470303	0.00456739087307757	0.032115238290324	0.0519580420037366	12.3372563129899	2.08346743351194e-05	2.19875436274287e-08	0.00126479925409538	1999-2000
moment	body_log_scale	fat_lean_covariance	old	0.0314795235308593	0.00342924198949673	0.0240301558678746	0.038928891193844	12.3329242381239	1.1740739096623e-05	1.580127158706e-08	0.00161241569943951	1999-2000
moment	body_log_scale	fat_lean_covariance	delta	-0.010557116616171	0.00359372882154129	-0.0183644943913737	-0.00274973884096833	12.3227463119731	1.28835520332961e-05	2.61123412336597e-08	0.00242625505448525	1999-2000
moment	body_log_scale	ratio_lean_covariance	mid	0.0124993234812169	0.00262865997442958	0.00675067151156231	0.0182479754508716	11.6120568272987	6.54765254837702e-06	3.01833927325903e-07	0.0524180035524885	1999-2000
moment	body_log_scale	ratio_lean_covariance	old	0.0058175537016158	0.0021597072587488	0.00103983850824686	0.0105952688949847	10.5607840913851	4.13048967054621e-06	4.44871477455045e-07	0.114452697369972	1999-2000
moment	body_log_scale	ratio_lean_covariance	delta	-0.00668176977960114	0.00232115990508718	-0.011754907827006	-0.00160863173219625	11.6728524418419	5.12637613765978e-06	2.17839306103794e-07	0.0485185005645494	1999-2000
contribution	B_without_BMI	fat_variance	delta	-0.0153637543876203	0.0127846303188436	-0.0434552544360742	0.0127277456608336	11.1538486740413	0.00015029468753824	1.09600707093804e-05	0.0804670820902773	1999-2000
contribution	B_without_BMI	ratio_variance	delta	-0.00460052447587531	0.00770093707651155	-0.0217089860872539	0.0125079371355033	10.2216251963938	5.14037157220992e-05	6.58393011190918e-06	0.133223030505092	1999-2000
contribution	B_without_BMI	lean_variance	delta	-0.00262691854906577	0.00607950491241617	-0.0159645887841325	0.010710751686001	11.3001082424031	3.43090316580022e-05	2.20945693507511e-06	0.0717348772798929	1999-2000
contribution	B_without_BMI	fat_ratio_covariance	delta	-0.0421431249995731	0.0209206778821426	-0.0875969757586676	0.0033107257595215	12.3135264258602	0.00043629167835636	1.15257057667451e-06	0.00316007412073829	1999-2000
contribution	B_without_BMI	fat_lean_covariance	delta	-0.00794669936248679	0.0144549621763968	-0.0396041186123175	0.0237107198873439	11.4681425810087	0.00019610373390232	1.0701831348951e-05	0.0614618218467047	1999-2000
contribution	B_without_BMI	ratio_lean_covariance	delta	-0.00709317873580531	0.00909230552124563	-0.0272655626566459	0.0130792051850353	10.3266790315566	7.21342626563766e-05	8.77979752941427e-06	0.127443504605313	1999-2000
contribution	B_without_BMI	total	delta	-0.0797742005104265	0.0312444297506106	-0.147746731637145	-0.0118016693837079	12.1665833023753	0.000962098934990378	1.17628795420502e-05	0.0144593806326559	1999-2000
contribution	B	fat_variance	delta	-0.0383673109683039	0.0230064677191947	-0.0887984227946586	0.0120638008580507	11.3804773235283	0.000493910616607022	2.94891169227707e-05	0.0668564210150913	1999-2000
contribution	B	ratio_variance	delta	-0.00425873052850688	0.00697410901780401	-0.0197255975528941	0.0112081364958804	10.3576030378258	4.25225791609362e-05	5.09634785939925e-06	0.125736928170933	1999-2000
contribution	B	lean_variance	delta	-0.0065331490049882	0.0121193028496586	-0.0330187701157606	0.0199524721057842	11.6820526049082	0.000139838554698474	5.86578905272499e-06	0.0479239283649645	1999-2000
contribution	B	fat_ratio_covariance	delta	-0.0710681405807528	0.0305948874355206	-0.1375925607404	-0.00454372042110557	12.2254980483141	0.000926674090804414	7.81087198980365e-06	0.0100134341694376	1999-2000
contribution	B	fat_lean_covariance	delta	-0.0353411517633754	0.023556000162187	-0.0866464827976888	0.015964179270938	12.0397437973167	0.000541732662922754	1.09604005985015e-05	0.0237030687682498	1999-2000
contribution	B	ratio_lean_covariance	delta	-0.0227842190764265	0.0123039200735679	-0.0500405396665922	0.00447210151373916	10.4480410445507	0.000133109496736602	1.52307937001214e-05	0.120730438817591	1999-2000
contribution	B	total	delta	-0.178352701922354	0.0591812767558761	-0.307064100912516	-0.0496413029321918	12.1995389179643	0.00346044552689426	3.49816596344517e-05	0.0119854127692279	1999-2000
