## Supplementary tables, figure source data and SAPA calculator for "A shared cardiovascular and cerebrovascular risk marker phenotype: physiological context and prognosis": DXA_Partial_Information.tsv

family	condition	target	representation	metric	estimate	n	key	se	lower	upper	P	df	interval_outside_parameter_bounds	test_family	P_Holm
Primary	NoTotal	Trunk	Full8	partial_R2	0.883087626557225	1876	Primary|NoTotal|Trunk|Full8|partial_R2	0.00687147032863429	0.869054211970764	0.897121041143686	NA	30	FALSE	NA	NA
Primary	NoTotal	Trunk	S	r	0.692236883190043	1876	Primary|NoTotal|Trunk|S|r	0.0181135549051873	0.653410235620121	0.727431017687004	2.13124276432787e-21	30	FALSE	Primary_r	2.13124276432787e-20
Primary	NoTotal	Trunk	S	partial_R2	0.479191902448666	1876	Primary|NoTotal|Trunk|S|partial_R2	0.0250724723660063	0.427987082724197	0.530396722173134	NA	30	FALSE	NA	NA
Primary	NoTotal	Trunk	S	retained_fraction	0.542632336857472	1876	Primary|NoTotal|Trunk|S|retained_fraction	0.0269210373343812	0.487652243814408	0.597612429900536	NA	30	FALSE	NA	NA
Primary	NoTotal	Trunk	NoBMI	r	0.546094732413287	1876	Primary|NoTotal|Trunk|NoBMI|r	0.0258272979966483	0.491211321372624	0.596659147998315	1.05259568825235e-16	30	FALSE	Primary_r	8.42076550601883e-16
Primary	NoTotal	Trunk	NoBMI	partial_R2	0.29821945676954	1876	Primary|NoTotal|Trunk|NoBMI|partial_R2	0.0281974552942901	0.240632570484225	0.355806343054854	NA	30	FALSE	NA	NA
Primary	NoTotal	Trunk	NoBMI	retained_fraction	0.337700866597087	1876	Primary|NoTotal|Trunk|NoBMI|retained_fraction	0.0312694654703361	0.273840098543757	0.401561634650417	NA	30	FALSE	NA	NA
Primary	NoTotal	Trunk	BMI	r	0.932349031037791	1876	Primary|NoTotal|Trunk|BMI|r	0.00374184104157032	0.924276080415914	0.939588341853839	1.71834219352864e-32	30	FALSE	Primary_r	2.06201063223437e-31
Primary	NoTotal	Trunk	BMI	partial_R2	0.869274715677108	1876	Primary|NoTotal|Trunk|BMI|partial_R2	0.00697735676551509	0.855025052137109	0.883524379217106	NA	30	FALSE	NA	NA
Primary	NoTotal	Trunk	BMI	retained_fraction	0.984358391551733	1876	Primary|NoTotal|Trunk|BMI|retained_fraction	0.00304865331854704	0.978132210850453	0.990584572253013	NA	30	FALSE	NA	NA
Primary	NoTotal	Trunk	S_minus_NoBMI	delta_R2	0.180972445679126	1876	Primary|NoTotal|Trunk|S_minus_NoBMI|delta_R2	0.00719883042194722	0.1662704725908	0.195674418767452	1.03126109015992e-21	30	FALSE	Primary_delta_R2	1.13438719917591e-20
Primary	NoTotal	Trunk	NoBMI_minus_BMI	delta_R2	-0.571055258907568	1876	Primary|NoTotal|Trunk|NoBMI_minus_BMI|delta_R2	0.0286275477405341	-0.62952051114951	-0.512590006665627	7.26132260180746e-19	30	FALSE	Primary_delta_R2	6.53519034162671e-18
Primary	NoTotal	Trunk	S_minus_BMI	delta_R2	-0.390082813228442	1876	Primary|NoTotal|Trunk|S_minus_BMI|delta_R2	0.0246541248306035	-0.440433253304196	-0.339732373152688	4.20932255937171e-16	30	FALSE	Primary_delta_R2	2.9465257915602e-15
Primary	NoTotal	Legs	Full8	partial_R2	0.726261834006954	1876	Primary|NoTotal|Legs|Full8|partial_R2	0.0147897381941493	0.696057159057136	0.756466508956771	NA	30	FALSE	NA	NA
Primary	NoTotal	Legs	S	r	0.494917465585938	1876	Primary|NoTotal|Legs|S|r	0.0222674663924218	0.44809909763902	0.53902847087238	6.90039159559136e-18	30	FALSE	Primary_r	6.21035243603223e-17
Primary	NoTotal	Legs	S	partial_R2	0.244943297742008	1876	Primary|NoTotal|Legs|S|partial_R2	0.0220420376225605	0.199927451424697	0.289959144059319	NA	30	FALSE	NA	NA
Primary	NoTotal	Legs	S	retained_fraction	0.337265826555416	1876	Primary|NoTotal|Legs|S|retained_fraction	0.0288209903586517	0.278405511782618	0.396126141328214	NA	30	FALSE	NA	NA
Primary	NoTotal	Legs	NoBMI	r	0.341759413499126	1876	Primary|NoTotal|Legs|NoBMI|r	0.0273468530081695	0.284749892241117	0.396359942426629	1.60594900587874e-12	30	FALSE	Primary_r	1.12416430411512e-11
Primary	NoTotal	Legs	NoBMI	partial_R2	0.116799496715267	1876	Primary|NoTotal|Legs|NoBMI|partial_R2	0.0186947925966124	0.0786196367189409	0.154979356711592	NA	30	FALSE	NA	NA
Primary	NoTotal	Legs	NoBMI	retained_fraction	0.160822848243115	1876	Primary|NoTotal|Legs|NoBMI|retained_fraction	0.0255077328808983	0.108729107957767	0.212916588528463	NA	30	FALSE	NA	NA
Primary	NoTotal	Legs	BMI	r	0.84099106657612	1876	Primary|NoTotal|Legs|BMI|r	0.00938435693848049	0.820740373076452	0.859131065778444	5.32457707011121e-27	30	FALSE	Primary_r	5.85703477712233e-26
Primary	NoTotal	Legs	BMI	partial_R2	0.707265974060839	1876	Primary|NoTotal|Legs|BMI|partial_R2	0.0157838638859797	0.675031023592495	0.739500924529184	NA	30	FALSE	NA	NA
Primary	NoTotal	Legs	BMI	retained_fraction	0.973844336771341	1876	Primary|NoTotal|Legs|BMI|retained_fraction	0.00666867341790882	0.960225088729877	0.987463584812804	NA	30	FALSE	NA	NA
Primary	NoTotal	Legs	S_minus_NoBMI	delta_R2	0.128143801026741	1876	Primary|NoTotal|Legs|S_minus_NoBMI|delta_R2	0.0068681757917337	0.114117114782248	0.142170487271234	4.66823369514448e-18	30	FALSE	Primary_delta_R2	3.73458695611558e-17
Primary	NoTotal	Legs	NoBMI_minus_BMI	delta_R2	-0.590466477345573	1876	Primary|NoTotal|Legs|NoBMI_minus_BMI|delta_R2	0.0211092296649842	-0.633577275664107	-0.547355679027039	4.75815424646441e-23	30	FALSE	Primary_delta_R2	5.70978509575729e-22
Primary	NoTotal	Legs	S_minus_BMI	delta_R2	-0.462322676318832	1876	Primary|NoTotal|Legs|S_minus_BMI|delta_R2	0.0203915864714546	-0.503967851709769	-0.420677500927895	1.96683086204571e-20	30	FALSE	Primary_delta_R2	1.96683086204571e-19
Primary	NoTotal	Trunk_minus_Legs	S	delta_r	0.197319417604106	1876	Primary|NoTotal|Trunk_minus_Legs|S|delta_r	0.0158734522209464	0.164901503346853	0.229737331861358	2.29987871583152e-13	30	FALSE	Primary_delta_r	1.37992722949891e-12
Primary	NoTotal	Trunk_minus_Legs	NoBMI	delta_r	0.204335318914161	1876	Primary|NoTotal|Trunk_minus_Legs|NoBMI|delta_r	0.0169380485059937	0.169743208986876	0.238927428841446	4.88828779712461e-13	30	FALSE	Primary_delta_r	1.75079480796006e-12
Primary	NoTotal	Trunk_minus_Legs	BMI	delta_r	0.0913579644616713	1876	Primary|NoTotal|Trunk_minus_Legs|BMI|delta_r	0.00843441361264704	0.0741325938555101	0.108583335067833	6.89538610149807e-12	30	FALSE	Primary_delta_r	1.37907722029961e-11
Primary	GivenTotal	Trunk	Full8	partial_R2	0.152584729857764	1876	Primary|GivenTotal|Trunk|Full8|partial_R2	0.0243643272066012	0.102826135487411	0.202343324228117	NA	30	FALSE	NA	NA
Primary	GivenTotal	Trunk	S	r	0.353634967466739	1876	Primary|GivenTotal|Trunk|S|r	0.0307317659958058	0.289366792045317	0.414729180164657	1.37186095036647e-11	30	FALSE	Primary_r	4.74990584424534e-11
Primary	GivenTotal	Trunk	S	partial_R2	0.125057690215201	1876	Primary|GivenTotal|Trunk|S|partial_R2	0.021714876963452	0.0807099951007731	0.16940538532963	NA	30	FALSE	NA	NA
Primary	GivenTotal	Trunk	S	retained_fraction	0.81959505601758	1876	Primary|GivenTotal|Trunk|S|retained_fraction	0.0571660188321468	0.702846470320289	0.936343641714871	NA	30	FALSE	NA	NA
Primary	GivenTotal	Trunk	NoBMI	r	0.341668375786624	1876	Primary|GivenTotal|Trunk|NoBMI|r	0.0297007978638357	0.279667609222003	0.400831279406939	1.18747646106134e-11	30	FALSE	Primary_r	4.74990584424534e-11
Primary	GivenTotal	Trunk	NoBMI	partial_R2	0.11673727901267	1876	Primary|GivenTotal|Trunk|NoBMI|partial_R2	0.0202755281073702	0.075329126422026	0.158145431603314	NA	30	FALSE	NA	NA
Primary	GivenTotal	Trunk	NoBMI	retained_fraction	0.765065279608842	1876	Primary|GivenTotal|Trunk|NoBMI|retained_fraction	0.0593568239300058	0.643842473003069	0.886288086214615	NA	30	FALSE	NA	NA
Primary	GivenTotal	Trunk	BMI	r	0.171743560107324	1876	Primary|GivenTotal|Trunk|BMI|r	0.0315116482433213	0.106748521417262	0.235277107045839	8.84844315676419e-06	30	FALSE	Primary_r	8.84844315676419e-06
Primary	GivenTotal	Trunk	BMI	partial_R2	0.0294958504383381	1876	Primary|GivenTotal|Trunk|BMI|partial_R2	0.0108072229560678	0.00742455666605438	0.0515671442106218	NA	30	FALSE	NA	NA
Primary	GivenTotal	Trunk	BMI	retained_fraction	0.193308009692932	1876	Primary|GivenTotal|Trunk|BMI|retained_fraction	0.0559636506259616	0.0790149874654653	0.307601031920399	NA	30	FALSE	NA	NA
Primary	GivenTotal	Trunk	S_minus_NoBMI	delta_R2	0.00832041120253156	1876	Primary|GivenTotal|Trunk|S_minus_NoBMI|delta_R2	0.0025227134555845	0.00316834299705081	0.0134724794080123	0.00251105935164151	30	FALSE	Primary_delta_R2	0.00251105935164151
Primary	GivenTotal	Trunk	NoBMI_minus_BMI	delta_R2	0.0872414285743317	1876	Primary|GivenTotal|Trunk|NoBMI_minus_BMI|delta_R2	0.0178177649555109	0.0508526979728423	0.123630159175821	3.12168530543815e-05	30	FALSE	Primary_delta_R2	0.000124867412217526
Primary	GivenTotal	Trunk	S_minus_BMI	delta_R2	0.0955618397768633	1876	Primary|GivenTotal|Trunk|S_minus_BMI|delta_R2	0.0180841443662654	0.0586290898418642	0.132494589711862	1.04374454354563e-05	30	FALSE	Primary_delta_R2	6.26246726127376e-05
Primary	GivenTotal	Legs	Full8	partial_R2	0.178804160652932	1876	Primary|GivenTotal|Legs|Full8|partial_R2	0.025317050205586	0.127099846343268	0.230508474962596	NA	30	FALSE	NA	NA
Primary	GivenTotal	Legs	S	r	-0.371172847130008	1876	Primary|GivenTotal|Legs|S|r	0.0296855208753688	-0.430146477628807	-0.309044729478025	2.33974454723635e-12	30	FALSE	Primary_r	1.40384672834181e-11
Primary	GivenTotal	Legs	S	partial_R2	0.137769282446596	1876	Primary|GivenTotal|Legs|S|partial_R2	0.0220148158112735	0.0928090304846874	0.182729534408505	NA	30	FALSE	NA	NA
Primary	GivenTotal	Legs	S	retained_fraction	0.770503784383484	1876	Primary|GivenTotal|Legs|S|retained_fraction	0.051965022362266	0.66437705052195	0.876630518245018	NA	30	FALSE	NA	NA
Primary	GivenTotal	Legs	NoBMI	r	-0.351867020693957	1876	Primary|GivenTotal|Legs|NoBMI|r	0.0289317092742391	-0.409483765948272	-0.291454608949903	3.53411260940658e-12	30	FALSE	Primary_r	1.76705630470329e-11
Primary	GivenTotal	Legs	NoBMI	partial_R2	0.123810400252041	1876	Primary|GivenTotal|Legs|NoBMI|partial_R2	0.020338130463006	0.0822743965947829	0.1653464039093	NA	30	FALSE	NA	NA
Primary	GivenTotal	Legs	NoBMI	retained_fraction	0.692435790084123	1876	Primary|GivenTotal|Legs|NoBMI|retained_fraction	0.0552217732935701	0.579657883498554	0.805213696669693	NA	30	FALSE	NA	NA
Primary	GivenTotal	Legs	BMI	r	-0.24171459316651	1876	Primary|GivenTotal|Legs|BMI|r	0.0292967433449685	-0.300561020585885	-0.181034828451008	7.59833225114143e-09	30	FALSE	Primary_r	1.51966645022829e-08
Primary	GivenTotal	Legs	BMI	partial_R2	0.0584259445496515	1876	Primary|GivenTotal|Legs|BMI|partial_R2	0.0141568547657333	0.0295137899937376	0.0873380991055655	NA	30	FALSE	NA	NA
Primary	GivenTotal	Legs	BMI	retained_fraction	0.326759424032975	1876	Primary|GivenTotal|Legs|BMI|retained_fraction	0.0516367307520899	0.221303151084539	0.432215696981411	NA	30	FALSE	NA	NA
Primary	GivenTotal	Legs	S_minus_NoBMI	delta_R2	0.0139588821945551	1876	Primary|GivenTotal|Legs|S_minus_NoBMI|delta_R2	0.00264677029128476	0.00855345613050781	0.0193643082586023	1.07472547607609e-05	30	FALSE	Primary_delta_R2	6.26246726127376e-05
Primary	GivenTotal	Legs	NoBMI_minus_BMI	delta_R2	0.0653844557023897	1876	Primary|GivenTotal|Legs|NoBMI_minus_BMI|delta_R2	0.0174213626690776	0.0298052865720979	0.100963624832682	0.000748975034329093	30	FALSE	Primary_delta_R2	0.00149795006865819
Primary	GivenTotal	Legs	S_minus_BMI	delta_R2	0.0793433378969448	1876	Primary|GivenTotal|Legs|S_minus_BMI|delta_R2	0.01747767438071	0.0436491649090189	0.115037510884871	8.51677445433159e-05	30	FALSE	Primary_delta_R2	0.000255503233629948
Primary	GivenTotal	Trunk_minus_Legs	S	delta_r	0.724807814596747	1876	Primary|GivenTotal|Trunk_minus_Legs|S|delta_r	0.0590304309176655	0.604251591450006	0.845364037743488	3.13829210687566e-13	30	FALSE	Primary_delta_r	1.56914605343783e-12
Primary	GivenTotal	Trunk_minus_Legs	NoBMI	delta_r	0.693535396480581	1876	Primary|GivenTotal|Trunk_minus_Legs|NoBMI|delta_r	0.0572365013835421	0.576642866209925	0.810427926751236	4.37698701990016e-13	30	FALSE	Primary_delta_r	1.75079480796006e-12
Primary	GivenTotal	Trunk_minus_Legs	BMI	delta_r	0.413458153273834	1876	Primary|GivenTotal|Trunk_minus_Legs|BMI|delta_r	0.0600263269105199	0.290868039171546	0.536048267376123	1.20216622769404e-07	30	FALSE	Primary_delta_r	1.20216622769404e-07
Primary	TotalBMI	Trunk	Full7_givenBMI	partial_R2	0.126829833210935	1876	Primary|TotalBMI|Trunk|Full7_givenBMI|partial_R2	0.0201887037769334	0.0855989995588794	0.168060666862991	NA	30	FALSE	NA	NA
Primary	TotalBMI	Trunk	NoBMI	r	0.327703474715044	1876	Primary|TotalBMI|Trunk|NoBMI|r	0.0293445786075973	0.266531443335577	0.386246004307537	2.03226287658124e-11	30	FALSE	BMI_diagnostic_5	6.09678862974372e-11
Primary	TotalBMI	Trunk	NoBMI	partial_R2	0.107389567340313	1876	Primary|TotalBMI|Trunk|NoBMI|partial_R2	0.0192145575533495	0.0681482056890929	0.146630928991534	NA	30	FALSE	NA	NA
Primary	TotalBMI	Trunk	NoBMI	retained_fraction	0.8467216633622	1876	Primary|TotalBMI|Trunk|NoBMI|retained_fraction	0.0695407351249857	0.704700535425502	0.988742791298898	NA	30	FALSE	NA	NA
Primary	TotalBMI	Legs	Full7_givenBMI	partial_R2	0.127847847342931	1876	Primary|TotalBMI|Legs|Full7_givenBMI|partial_R2	0.018495712265824	0.0900745636227656	0.165621131063096	NA	30	FALSE	NA	NA
Primary	TotalBMI	Legs	NoBMI	r	-0.334264516405485	1876	Primary|TotalBMI|Legs|NoBMI|r	0.0279191362147719	-0.38999749132147	-0.276091422420855	4.14100677678026e-12	30	FALSE	BMI_diagnostic_5	1.6564027107121e-11
Primary	TotalBMI	Legs	NoBMI	partial_R2	0.111732766927793	1876	Primary|TotalBMI|Legs|NoBMI|partial_R2	0.0186444709760052	0.0736556773911894	0.149809856464396	NA	30	FALSE	NA	NA
Primary	TotalBMI	Legs	NoBMI	retained_fraction	0.873951100858881	1876	Primary|TotalBMI|Legs|NoBMI|retained_fraction	0.0642887949862984	0.742655865609567	1.0052463361082	NA	30	TRUE	NA	NA
Anatomy	NoTotal	VAT	Full8	partial_R2	0.614011444732663	1876	Anatomy|NoTotal|VAT|Full8|partial_R2	0.0224741416759802	0.568113124208797	0.659909765256529	NA	30	FALSE	NA	NA
Anatomy	NoTotal	VAT	S	r	0.666183686906559	1876	Anatomy|NoTotal|VAT|S|r	0.0224669513650756	0.617764805647189	0.709570297109002	7.68930606174636e-19	30	FALSE	Anatomy_r	1.07650284864449e-17
Anatomy	NoTotal	VAT	S	partial_R2	0.443800704700416	1876	Anatomy|NoTotal|VAT|S|partial_R2	0.0299242158140866	0.382687302966893	0.504914106433939	NA	30	FALSE	NA	NA
Anatomy	NoTotal	VAT	S	retained_fraction	0.722788978133208	1876	Anatomy|NoTotal|VAT|S|retained_fraction	0.0354574538431656	0.650375196778739	0.795202759487678	NA	30	FALSE	NA	NA
Anatomy	NoTotal	VAT	NoBMI	r	0.567825640786031	1876	Anatomy|NoTotal|VAT|NoBMI|r	0.0282250412017064	0.507430446841032	0.622669253818184	7.66743422456185e-16	30	FALSE	Anatomy_r	8.43417764701804e-15
Anatomy	NoTotal	VAT	NoBMI	partial_R2	0.322425958334067	1876	Anatomy|NoTotal|VAT|NoBMI|partial_R2	0.0320376074425241	0.256996435088408	0.387855481579725	NA	30	FALSE	NA	NA
Anatomy	NoTotal	VAT	NoBMI	retained_fraction	0.52511392271271	1876	Anatomy|NoTotal|VAT|NoBMI|retained_fraction	0.0448957034931994	0.433424664062282	0.616803181363139	NA	30	FALSE	NA	NA
Anatomy	NoTotal	VAT	BMI	r	0.745748375811008	1876	Anatomy|NoTotal|VAT|BMI|r	0.0151573619105169	0.713155638377011	0.775123876335584	3.71093129264085e-23	30	FALSE	Anatomy_r	5.93749006822536e-22
Anatomy	NoTotal	VAT	BMI	partial_R2	0.556140640024756	1876	Anatomy|NoTotal|VAT|BMI|partial_R2	0.0226042562785187	0.509976590031963	0.602304690017549	NA	30	FALSE	NA	NA
Anatomy	NoTotal	VAT	BMI	retained_fraction	0.905749631860522	1876	Anatomy|NoTotal|VAT|BMI|retained_fraction	0.0160455976732771	0.872980149687497	0.938519114033547	NA	30	FALSE	NA	NA
Anatomy	NoTotal	VAT	S_minus_NoBMI	delta_R2	0.121374746366349	1876	Anatomy|NoTotal|VAT|S_minus_NoBMI|delta_R2	0.0081291558983018	0.104772795182269	0.13797669755043	1.98252299284296e-15	30	FALSE	Anatomy_delta_R2	2.37902759141156e-14
Anatomy	NoTotal	VAT	NoBMI_minus_BMI	delta_R2	-0.233714681690689	1876	Anatomy|NoTotal|VAT|NoBMI_minus_BMI|delta_R2	0.0350507866416995	-0.305297937820724	-0.162131425560655	2.1923086778776e-07	30	FALSE	Anatomy_delta_R2	2.41153954566536e-06
Anatomy	NoTotal	VAT	S_minus_BMI	delta_R2	-0.11233993532434	1876	Anatomy|NoTotal|VAT|S_minus_BMI|delta_R2	0.0292233813224777	-0.172022042079225	-0.0526578285694559	0.000584876732682548	30	FALSE	Anatomy_delta_R2	0.00409413712877783
Anatomy	NoTotal	SAT	Full8	partial_R2	0.842515903166117	1876	Anatomy|NoTotal|SAT|Full8|partial_R2	0.00823010447716107	0.825707787479929	0.859324018852304	NA	30	FALSE	NA	NA
Anatomy	NoTotal	SAT	S	r	0.646338456680567	1876	Anatomy|NoTotal|SAT|S|r	0.0162728143515756	0.611874782284242	0.678352581444492	7.63937689244815e-23	30	FALSE	Anatomy_r	1.14590653386722e-21
Anatomy	NoTotal	SAT	S	partial_R2	0.417753400584217	1876	Anatomy|NoTotal|SAT|S|partial_R2	0.0210329939429445	0.37479829638099	0.460708504787443	NA	30	FALSE	NA	NA
Anatomy	NoTotal	SAT	S	retained_fraction	0.495840374068107	1876	Anatomy|NoTotal|SAT|S|retained_fraction	0.023781442630756	0.447272188812206	0.544408559324008	NA	30	FALSE	NA	NA
Anatomy	NoTotal	SAT	NoBMI	r	0.498078605076318	1876	Anatomy|NoTotal|SAT|NoBMI|r	0.0232187464476171	0.449192867801894	0.543990840707845	1.97360990255731e-17	30	FALSE	Anatomy_r	2.36833188306877e-16
Anatomy	NoTotal	SAT	NoBMI	partial_R2	0.24808229683477	1876	Anatomy|NoTotal|SAT|NoBMI|partial_R2	0.0231249442381372	0.200854860163721	0.29530973350582	NA	30	FALSE	NA	NA
Anatomy	NoTotal	SAT	NoBMI	retained_fraction	0.294454141343201	1876	Anatomy|NoTotal|SAT|NoBMI|retained_fraction	0.0269066834959111	0.239503362749087	0.349404919937315	NA	30	FALSE	NA	NA
Anatomy	NoTotal	SAT	BMI	r	0.912838743959984	1876	Anatomy|NoTotal|SAT|BMI|r	0.00498209156354644	0.90207180402839	0.922470140405453	7.13422171986869e-31	30	FALSE	Anatomy_r	1.28415990957636e-29
Anatomy	NoTotal	SAT	BMI	partial_R2	0.833274572474442	1876	Anatomy|NoTotal|SAT|BMI|partial_R2	0.00909603542485946	0.814697989864711	0.851851155084173	NA	30	FALSE	NA	NA
Anatomy	NoTotal	SAT	BMI	retained_fraction	0.989031268541108	1876	Anatomy|NoTotal|SAT|BMI|retained_fraction	0.00306633887214992	0.98276896912083	0.995293567961386	NA	30	FALSE	NA	NA
Anatomy	NoTotal	SAT	S_minus_NoBMI	delta_R2	0.169671103749446	1876	Anatomy|NoTotal|SAT|S_minus_NoBMI|delta_R2	0.00638420539788651	0.156632816909973	0.18270939058892	2.08463773306669e-22	30	FALSE	Anatomy_delta_R2	3.75234791952004e-21
Anatomy	NoTotal	SAT	NoBMI_minus_BMI	delta_R2	-0.585192275639672	1876	Anatomy|NoTotal|SAT|NoBMI_minus_BMI|delta_R2	0.0238054654405934	-0.633809522018427	-0.536575029260917	1.95945138691512e-21	30	FALSE	Anatomy_delta_R2	3.33106735775571e-20
Anatomy	NoTotal	SAT	S_minus_BMI	delta_R2	-0.415521171890225	1876	Anatomy|NoTotal|SAT|S_minus_BMI|delta_R2	0.0210207038395158	-0.458451176353734	-0.372591167426716	9.36148035469576e-19	30	FALSE	Anatomy_delta_R2	1.21699244611045e-17
Anatomy	NoTotal	Gynoid	Full8	partial_R2	0.756297919125108	1876	Anatomy|NoTotal|Gynoid|Full8|partial_R2	0.0163650515715305	0.722876025054622	0.789719813195594	NA	30	FALSE	NA	NA
Anatomy	NoTotal	Gynoid	S	r	0.53927161514329	1876	Anatomy|NoTotal|Gynoid|S|r	0.021727018386745	0.493410385784899	0.582142730145371	1.05013325748196e-18	30	FALSE	Anatomy_r	1.36517323472655e-17
Anatomy	NoTotal	Gynoid	S	partial_R2	0.290813874899253	1876	Anatomy|NoTotal|Gynoid|S|partial_R2	0.0234328086283782	0.242957695263738	0.338670054534767	NA	30	FALSE	NA	NA
Anatomy	NoTotal	Gynoid	S	retained_fraction	0.384522907633633	1876	Anatomy|NoTotal|Gynoid|S|retained_fraction	0.0288493976387048	0.325604577455224	0.443441237812042	NA	30	FALSE	NA	NA
Anatomy	NoTotal	Gynoid	NoBMI	r	0.387521172683764	1876	Anatomy|NoTotal|Gynoid|NoBMI|r	0.0272967985345438	0.330402058165123	0.441812129058144	1.25982383641037e-13	30	FALSE	Anatomy_r	1.25982383641037e-12
Anatomy	NoTotal	Gynoid	NoBMI	partial_R2	0.150172659278199	1876	Anatomy|NoTotal|Gynoid|NoBMI|partial_R2	0.0211556607397007	0.106967036054655	0.193378282501744	NA	30	FALSE	NA	NA
Anatomy	NoTotal	Gynoid	NoBMI	retained_fraction	0.19856283546558	1876	Anatomy|NoTotal|Gynoid|NoBMI|retained_fraction	0.0275355322411926	0.142327776399798	0.254797894531362	NA	30	FALSE	NA	NA
Anatomy	NoTotal	Gynoid	BMI	r	0.862133996190086	1876	Anatomy|NoTotal|Gynoid|BMI|r	0.00997471424699783	0.840320676379212	0.881159889223853	2.49040727512615e-25	30	FALSE	Anatomy_r	4.23369236771446e-24
Anatomy	NoTotal	Gynoid	BMI	partial_R2	0.743275027386687	1876	Anatomy|NoTotal|Gynoid|BMI|partial_R2	0.0171978061305987	0.708152421617357	0.778397633156018	NA	30	FALSE	NA	NA
Anatomy	NoTotal	Gynoid	BMI	retained_fraction	0.982780738371612	1876	Anatomy|NoTotal|Gynoid|BMI|retained_fraction	0.00503556279673997	0.972496747169855	0.993064729573369	NA	30	FALSE	NA	NA
Anatomy	NoTotal	Gynoid	S_minus_NoBMI	delta_R2	0.140641215621053	1876	Anatomy|NoTotal|Gynoid|S_minus_NoBMI|delta_R2	0.00703638242182573	0.126271005608956	0.15501142563315	6.86606634310996e-19	30	FALSE	Anatomy_delta_R2	9.61249288035394e-18
Anatomy	NoTotal	Gynoid	NoBMI_minus_BMI	delta_R2	-0.593102368108488	1876	Anatomy|NoTotal|Gynoid|NoBMI_minus_BMI|delta_R2	0.024181520243	-0.642487620852258	-0.543717115364718	2.08961187453179e-21	30	FALSE	Anatomy_delta_R2	3.34337899925087e-20
Anatomy	NoTotal	Gynoid	S_minus_BMI	delta_R2	-0.452461152487435	1876	Anatomy|NoTotal|Gynoid|S_minus_BMI|delta_R2	0.0223960773034388	-0.498200044293441	-0.406722260681428	5.08935212695096e-19	30	FALSE	Anatomy_delta_R2	7.63402819042643e-18
Anatomy	NoTotal	VAT_minus_SAT	S	delta_r	0.0198452302259923	1876	Anatomy|NoTotal|VAT_minus_SAT|S|delta_r	0.0148836614608494	-0.0105512616244126	0.0502417220763972	0.192451483403333	30	FALSE	Anatomy_delta_r	0.384902966806665
Anatomy	NoTotal	VAT_minus_SAT	NoBMI	delta_r	0.0697470357097136	1876	Anatomy|NoTotal|VAT_minus_SAT|NoBMI|delta_r	0.0164168718438759	0.0362193105243386	0.103274760895089	0.0001920957209173	30	FALSE	Anatomy_delta_r	0.000576287162751899
Anatomy	NoTotal	VAT_minus_SAT	BMI	delta_r	-0.167090368148976	1876	Anatomy|NoTotal|VAT_minus_SAT|BMI|delta_r	0.0151733739212616	-0.198078531777528	-0.136102204520424	4.62560489462971e-12	30	FALSE	Anatomy_delta_r	4.62560489462971e-11
Anatomy	NoTotal	VAT_minus_Gynoid	S	delta_r	0.126912071763269	1876	Anatomy|NoTotal|VAT_minus_Gynoid|S|delta_r	0.019201496240733	0.0876973848710481	0.16612675865549	2.57331135511442e-07	30	FALSE	Anatomy_delta_r	1.58106806199811e-06
Anatomy	NoTotal	VAT_minus_Gynoid	NoBMI	delta_r	0.180304468102268	1876	Anatomy|NoTotal|VAT_minus_Gynoid|NoBMI|delta_r	0.0199122816133089	0.139638163821293	0.220970772383242	4.38176183584762e-10	30	FALSE	Anatomy_delta_r	3.94358565226286e-09
Anatomy	NoTotal	VAT_minus_Gynoid	BMI	delta_r	-0.116385620379078	1876	Anatomy|NoTotal|VAT_minus_Gynoid|BMI|delta_r	0.0181957335223214	-0.153546265773912	-0.0792249749842441	4.63097062242662e-07	30	FALSE	Anatomy_delta_r	2.31548531121331e-06
Anatomy	GivenTotal	VAT	Full8	partial_R2	0.131895208261472	1876	Anatomy|GivenTotal|VAT|Full8|partial_R2	0.0237368920415967	0.0834180074467231	0.180372409076221	NA	30	FALSE	NA	NA
Anatomy	GivenTotal	VAT	S	r	0.334633522387267	1876	Anatomy|GivenTotal|VAT|S|r	0.0321807079186746	0.267370551599542	0.398651210536635	1.16169539978601e-10	30	FALSE	Anatomy_r	8.13186779850206e-10
Anatomy	GivenTotal	VAT	S	partial_R2	0.111979594305309	1876	Anatomy|GivenTotal|VAT|S|partial_R2	0.0215312571843352	0.0680069008082035	0.155952287802415	NA	30	FALSE	NA	NA
Anatomy	GivenTotal	VAT	S	retained_fraction	0.849004264683509	1876	Anatomy|GivenTotal|VAT|S|retained_fraction	0.0545159907548034	0.737667758337001	0.960340771030017	NA	30	FALSE	NA	NA
Anatomy	GivenTotal	VAT	NoBMI	r	0.324031229499623	1876	Anatomy|GivenTotal|VAT|NoBMI|r	0.0313485449367971	0.258604824871271	0.386498285716546	1.18178119740504e-10	30	FALSE	Anatomy_r	8.13186779850206e-10
Anatomy	GivenTotal	VAT	NoBMI	partial_R2	0.104996237691037	1876	Anatomy|GivenTotal|VAT|NoBMI|partial_R2	0.0203112065440503	0.0635152200118781	0.146477255370197	NA	30	FALSE	NA	NA
Anatomy	GivenTotal	VAT	NoBMI	retained_fraction	0.796058015109165	1876	Anatomy|GivenTotal|VAT|NoBMI|retained_fraction	0.0584171086271629	0.676754363183153	0.915361667035177	NA	30	FALSE	NA	NA
Anatomy	GivenTotal	VAT	BMI	r	0.155944343329865	1876	Anatomy|GivenTotal|VAT|BMI|r	0.0342886114856645	0.0852554526606866	0.225071203145412	0.000102276211623396	30	FALSE	Anatomy_r	0.000409104846493585
Anatomy	GivenTotal	VAT	BMI	partial_R2	0.0243186382165827	1876	Anatomy|GivenTotal|VAT|BMI|partial_R2	0.0106660702817315	0.00253561666322928	0.0461016597699362	NA	30	FALSE	NA	NA
Anatomy	GivenTotal	VAT	BMI	retained_fraction	0.184378481501564	1876	Anatomy|GivenTotal|VAT|BMI|retained_fraction	0.0681852777373976	0.0451255668532267	0.323631396149901	NA	30	FALSE	NA	NA
Anatomy	GivenTotal	VAT	S_minus_NoBMI	delta_R2	0.00698335661427205	1876	Anatomy|GivenTotal|VAT|S_minus_NoBMI|delta_R2	0.00243901414584944	0.00200222520367465	0.0119644880248694	0.00757999361524825	30	FALSE	Anatomy_delta_R2	0.0454799616914895
Anatomy	GivenTotal	VAT	NoBMI_minus_BMI	delta_R2	0.0806775994744547	1876	Anatomy|GivenTotal|VAT|NoBMI_minus_BMI|delta_R2	0.0189778534136705	0.041919652167993	0.119435546780916	0.000190687329779014	30	FALSE	Anatomy_delta_R2	0.00152549863823211
Anatomy	GivenTotal	VAT	S_minus_BMI	delta_R2	0.0876609560887267	1876	Anatomy|GivenTotal|VAT|S_minus_BMI|delta_R2	0.0190277829463216	0.0488010390729758	0.126520873104478	7.05063439035152e-05	30	FALSE	Anatomy_delta_R2	0.000634557095131636
Anatomy	GivenTotal	SAT	Full8	partial_R2	0.0375880836836553	1876	Anatomy|GivenTotal|SAT|Full8|partial_R2	0.0136148471555322	0.00978285634116057	0.0653933110261499	NA	30	FALSE	NA	NA
Anatomy	GivenTotal	SAT	S	r	0.0653824449362801	1876	Anatomy|GivenTotal|SAT|S|r	0.0291736589562119	0.00563835422012787	0.124661434484843	0.0330347089147938	30	FALSE	Anatomy_r	0.0660694178295876
Anatomy	GivenTotal	SAT	S	partial_R2	0.00427486410584569	1876	Anatomy|GivenTotal|SAT|S|partial_R2	0.00382002750775456	-0.00352667285555452	0.0120764010672459	NA	30	TRUE	NA	NA
Anatomy	GivenTotal	SAT	S	retained_fraction	0.113729237750542	1876	Anatomy|GivenTotal|SAT|S|retained_fraction	0.0828750204869762	-0.0555241339054105	0.282982609406494	NA	30	TRUE	NA	NA
Anatomy	GivenTotal	SAT	NoBMI	r	0.0474501256942644	1876	Anatomy|GivenTotal|SAT|NoBMI|r	0.0278157483801099	-0.00945063121019817	0.104044588751418	0.0988564117010866	30	FALSE	Anatomy_r	0.0988564117010866
Anatomy	GivenTotal	SAT	NoBMI	partial_R2	0.00225151442840149	1876	Anatomy|GivenTotal|SAT|NoBMI|partial_R2	0.00264839356910781	-0.00315722681123273	0.0076602556680357	NA	30	TRUE	NA	NA
Anatomy	GivenTotal	SAT	NoBMI	retained_fraction	0.0598996864897513	1876	Anatomy|GivenTotal|SAT|NoBMI|retained_fraction	0.0621527413471137	-0.0670331452470742	0.186832518226577	NA	30	TRUE	NA	NA
Anatomy	GivenTotal	SAT	BMI	r	0.174960359289631	1876	Anatomy|GivenTotal|SAT|BMI|r	0.0390418820398341	0.0942506453093139	0.253385256418452	0.000129662677391941	30	FALSE	Anatomy_r	0.000409104846493585
Anatomy	GivenTotal	SAT	BMI	partial_R2	0.0306111273227567	1876	Anatomy|GivenTotal|SAT|BMI|partial_R2	0.0136414647066039	0.00275153968885413	0.0584707149566593	NA	30	FALSE	NA	NA
Anatomy	GivenTotal	SAT	BMI	retained_fraction	0.814383823883728	1876	Anatomy|GivenTotal|SAT|BMI|retained_fraction	0.127503100511749	0.553987753615575	1.07477989415188	NA	30	TRUE	NA	NA
Anatomy	GivenTotal	SAT	S_minus_NoBMI	delta_R2	0.00202334967744421	1876	Anatomy|GivenTotal|SAT|S_minus_NoBMI|delta_R2	0.00125479585410697	-0.000539285333679437	0.00458598468856785	0.117326592798441	30	FALSE	Anatomy_delta_R2	0.234653185596881
Anatomy	GivenTotal	SAT	NoBMI_minus_BMI	delta_R2	-0.0283596128943552	1876	Anatomy|GivenTotal|SAT|NoBMI_minus_BMI|delta_R2	0.0128613652719089	-0.0546260249396041	-0.00209320084910634	0.0352590695730311	30	FALSE	Anatomy_delta_R2	0.141036278292124
Anatomy	GivenTotal	SAT	S_minus_BMI	delta_R2	-0.026336263216911	1876	Anatomy|GivenTotal|SAT|S_minus_BMI|delta_R2	0.0121622020023697	-0.0511747933743225	-0.00149773305949957	0.0384349006880648	30	FALSE	Anatomy_delta_R2	0.141036278292124
Anatomy	GivenTotal	Gynoid	Full8	partial_R2	0.134762675581484	1876	Anatomy|GivenTotal|Gynoid|Full8|partial_R2	0.0183708889679644	0.0972443150444423	0.172281036118526	NA	30	FALSE	NA	NA
Anatomy	GivenTotal	Gynoid	S	r	-0.30739345288358	1876	Anatomy|GivenTotal|Gynoid|S|r	0.0234051688498188	-0.354377815473778	-0.258860922659944	3.0505609463361e-13	30	FALSE	Anatomy_r	2.74550485170249e-12
Anatomy	GivenTotal	Gynoid	S	partial_R2	0.0944907348756897	1876	Anatomy|GivenTotal|Gynoid|S|partial_R2	0.014374264245721	0.065134570927058	0.123846898824321	NA	30	FALSE	NA	NA
Anatomy	GivenTotal	Gynoid	S	retained_fraction	0.701163986749105	1876	Anatomy|GivenTotal|Gynoid|S|retained_fraction	0.0665365578607982	0.565278207292903	0.837049766205307	NA	30	FALSE	NA	NA
Anatomy	GivenTotal	Gynoid	NoBMI	r	-0.287149993059524	1876	Anatomy|GivenTotal|Gynoid|NoBMI|r	0.0232536114325938	-0.333895184484432	-0.238995896770947	1.13956306455112e-12	30	FALSE	Anatomy_r	9.11650451640897e-12
Anatomy	GivenTotal	Gynoid	NoBMI	partial_R2	0.0824551185140845	1876	Anatomy|GivenTotal|Gynoid|NoBMI|partial_R2	0.0133397611349821	0.0552116917744729	0.109698545253696	NA	30	FALSE	NA	NA
Anatomy	GivenTotal	Gynoid	NoBMI	retained_fraction	0.611854270170141	1876	Anatomy|GivenTotal|Gynoid|NoBMI|retained_fraction	0.0705827022096149	0.467705161556132	0.75600337878415	NA	30	FALSE	NA	NA
Anatomy	GivenTotal	Gynoid	BMI	r	-0.238943094609436	1876	Anatomy|GivenTotal|Gynoid|BMI|r	0.0319037182062694	-0.302945530943938	-0.172794952620567	5.1649647753164e-08	30	FALSE	Anatomy_r	2.5824823876582e-07
Anatomy	GivenTotal	Gynoid	BMI	partial_R2	0.0570938024615337	1876	Anatomy|GivenTotal|Gynoid|BMI|partial_R2	0.0152542933470316	0.025940379318552	0.0882472256045155	NA	30	FALSE	NA	NA
Anatomy	GivenTotal	Gynoid	BMI	retained_fraction	0.423661835260995	1876	Anatomy|GivenTotal|Gynoid|BMI|retained_fraction	0.0741919424911491	0.272141674631836	0.575181995890155	NA	30	FALSE	NA	NA
Anatomy	GivenTotal	Gynoid	S_minus_NoBMI	delta_R2	0.0120356163616052	1876	Anatomy|GivenTotal|Gynoid|S_minus_NoBMI|delta_R2	0.00211357108191985	0.00771912835656551	0.0163521043666449	3.28437909749475e-06	30	FALSE	Anatomy_delta_R2	3.28437909749475e-05
Anatomy	GivenTotal	Gynoid	NoBMI_minus_BMI	delta_R2	0.0253613160525508	1876	Anatomy|GivenTotal|Gynoid|NoBMI_minus_BMI|delta_R2	0.0171670049098224	-0.00969838523196768	0.0604210173370692	0.150009472664762	30	FALSE	Anatomy_delta_R2	0.234653185596881
Anatomy	GivenTotal	Gynoid	S_minus_BMI	delta_R2	0.037396932414156	1876	Anatomy|GivenTotal|Gynoid|S_minus_BMI|delta_R2	0.0162166796727308	0.00427805418587768	0.0705158106424343	0.0281957190177563	30	FALSE	Anatomy_delta_R2	0.140978595088781
Anatomy	GivenTotal	VAT_minus_SAT	S	delta_r	0.269251077450987	1876	Anatomy|GivenTotal|VAT_minus_SAT|S|delta_r	0.0431950958894455	0.181034922868682	0.357467232033292	7.27536071025491e-07	30	FALSE	Anatomy_delta_r	2.91014428410196e-06
Anatomy	GivenTotal	VAT_minus_SAT	NoBMI	delta_r	0.276581103805359	1876	Anatomy|GivenTotal|VAT_minus_SAT|NoBMI|delta_r	0.0415473464771198	0.191730102462733	0.361432105147985	2.2586686599973e-07	30	FALSE	Anatomy_delta_r	1.58106806199811e-06
Anatomy	GivenTotal	VAT_minus_SAT	BMI	delta_r	-0.0190160159597661	1876	Anatomy|GivenTotal|VAT_minus_SAT|BMI|delta_r	0.0554265823015097	-0.132212198341053	0.0941801664215208	0.733927288801379	30	FALSE	Anatomy_delta_r	0.733927288801379
Anatomy	GivenTotal	VAT_minus_Gynoid	S	delta_r	0.642026975270847	1876	Anatomy|GivenTotal|VAT_minus_Gynoid|S|delta_r	0.0471081010194543	0.545819398090159	0.738234552451535	2.176891264868e-14	30	FALSE	Anatomy_delta_r	2.6122695178416e-13
Anatomy	GivenTotal	VAT_minus_Gynoid	NoBMI	delta_r	0.611181222559147	1876	Anatomy|GivenTotal|VAT_minus_Gynoid|NoBMI|delta_r	0.0457843956140947	0.517677012468082	0.704685432650212	3.72333701235989e-14	30	FALSE	Anatomy_delta_r	4.09567071359588e-13
Anatomy	GivenTotal	VAT_minus_Gynoid	BMI	delta_r	0.3948874379393	1876	Anatomy|GivenTotal|VAT_minus_Gynoid|BMI|delta_r	0.0569806157387064	0.278517495873056	0.511257380005545	1.07176298201226e-07	30	FALSE	Anatomy_delta_r	8.57410385609808e-07
Anatomy	TotalBMI	VAT	Full7_givenBMI	partial_R2	0.110257891826747	1876	Anatomy|TotalBMI|VAT|Full7_givenBMI|partial_R2	0.0205909389487398	0.0682055843623556	0.152310199291139	NA	30	FALSE	NA	NA
Anatomy	TotalBMI	VAT	NoBMI	r	0.310840356404842	1876	Anatomy|TotalBMI|VAT|NoBMI|r	0.0309993722912792	0.246228839930519	0.372701293506642	2.04485031534626e-10	30	FALSE	BMI_diagnostic_5	4.08970063069252e-10
Anatomy	TotalBMI	VAT	NoBMI	partial_R2	0.0966217271698893	1876	Anatomy|TotalBMI|VAT|NoBMI|partial_R2	0.0192694825945773	0.0572681936198079	0.135975260719971	NA	30	FALSE	NA	NA
Anatomy	TotalBMI	VAT	NoBMI	retained_fraction	0.87632481964842	1876	Anatomy|TotalBMI|VAT|NoBMI|retained_fraction	0.0650582986152796	0.743458048332614	1.00919159096423	NA	30	TRUE	NA	NA
Anatomy	TotalBMI	SAT	Full7_givenBMI	partial_R2	0.007197273001112	1876	Anatomy|TotalBMI|SAT|Full7_givenBMI|partial_R2	0.00450824891181566	-0.00200979957763916	0.0164043455798632	NA	30	TRUE	NA	NA
Anatomy	TotalBMI	SAT	NoBMI	r	0.0263226631244642	1876	Anatomy|TotalBMI|SAT|NoBMI|r	0.0272683447389056	-0.0293920890814884	0.0818743624809262	0.342333281866381	30	FALSE	BMI_diagnostic_5	0.342333281866381
Anatomy	TotalBMI	SAT	NoBMI	partial_R2	0.000692882593964027	1876	Anatomy|TotalBMI|SAT|NoBMI|partial_R2	0.00145350088041127	-0.00227556221930952	0.00366132740723757	NA	30	TRUE	NA	NA
Anatomy	TotalBMI	SAT	NoBMI	retained_fraction	0.0962701559127984	1876	Anatomy|TotalBMI|SAT|NoBMI|retained_fraction	0.178739100886965	-0.268763786692699	0.461304098518295	NA	30	TRUE	NA	NA
Anatomy	TotalBMI	Gynoid	Full7_givenBMI	partial_R2	0.0823717919372166	1876	Anatomy|TotalBMI|Gynoid|Full7_givenBMI|partial_R2	0.0113818888779674	0.0591268737810623	0.105616710093371	NA	30	FALSE	NA	NA
Anatomy	TotalBMI	Gynoid	NoBMI	r	-0.267217795817409	1876	Anatomy|TotalBMI|Gynoid|NoBMI|r	0.022117238004231	-0.311765912468337	-0.221497462388526	1.60352570037475e-12	30	FALSE	BMI_diagnostic_5	8.01762850187374e-12
Anatomy	TotalBMI	Gynoid	NoBMI	partial_R2	0.0714053504015146	1876	Anatomy|TotalBMI|Gynoid|NoBMI|partial_R2	0.0118070569718652	0.0472921231578948	0.0955185776451345	NA	30	FALSE	NA	NA
Anatomy	TotalBMI	Gynoid	NoBMI	retained_fraction	0.86686654159399	1876	Anatomy|TotalBMI|Gynoid|NoBMI|retained_fraction	0.0744860521125839	0.714745728985841	1.01898735420214	NA	30	TRUE	NA	NA
