## Supplementary tables, figure source data and SAPA calculator for "A shared cardiovascular and cerebrovascular risk marker phenotype: physiological context and prognosis": Eight_Source_Alignment.tsv

locus	SNP	ISI_lower_allele	absolute_ISI_beta	ISI_SE	T_at_ISI_lower_allele	T_SE_reference	T_SE_unknown_upper	candidate_genes
SLC2A4_region	rs117643180	A	0.12509999999999999	0.022200000000000001	-0.0026598749347334998	0.017262114557173001	0.030030813222223202	SLC2A4
IRS1_region	rs2972144	G	0.0458	0.0066	0.084660847156886695	0.0057257951355978	0.0099605854173977007	IRS1
COBLL1_region	rs12692738	T	0.035099999999999999	0.0076	0.040220474740188097	0.0066004750067615997	0.011482256196645	COBLL1;GRB14
PPARG_region	rs11128603	A	0.038899999999999997	0.0091999999999999998	0.027852979969954301	0.0083796901381732996	0.014577284032047199	PPARG
C5orf67_region	rs459193	G	0.034799999999999998	0.0070000000000000001	0.051839708347216698	0.0062817873953615998	0.0109277765452998	MAP3K1;ANKRD55
MTOR_region	rs2295080	T	0.024299999999999999	0.0068999999999999999	0.0019878136351625	0.0059651238011858999	0.010376761323533001	MTOR
BCL2_region	rs12454712	T	0.023099999999999999	0.0067999999999999996	0.0117364044919216	0.0056482143528795003	0.0098254654412314006	BCL2
FAM101A_region	rs1906937	A	0.031300000000000001	0.0070000000000000001	0.039329028471337797	0.0060858100328404002	0.010586842858361801	FAM101A
