## Supplementary tables, figure source data and SAPA calculator for "A shared cardiovascular and cerebrovascular risk marker phenotype: physiological context and prognosis": Finite_Joint_Results.csv

variant	M	p	complete_df	Wald	F	gamma_average	FMI_eigen_min	FMI_eigen_middle	FMI_eigen_max	nu_star	nu_observed	denominator_df	p_finite	p_chisq_historical	condition_T	rule
DXA	5	3	30	35.7564705805025	11.9188235268342	0.0519399093432358	0.00519563389466196	0.0266576775291939	0.123966416605851	1482.71478025078	26.718057100327	26.2451280917935	4.12640130005709e-05	8.43085302638821e-08	21.2151937424776	Marchenko-Reiter 2009 unrestricted-T small-sample approximation
DXA_verified_measured	5	3	30	11.7673743072934	3.92245810243112	0	0	0	0	Inf	28.1818181818182	28.1818181818182	0.0185627983190597	0.00822404302833717	9.7694241176603	Marchenko-Reiter 2009 unrestricted-T small-sample approximation
