## Supplementary tables, figure source data and SAPA calculator for "A shared cardiovascular and cerebrovascular risk marker phenotype: physiological context and prognosis": Fixed_Functional_Discovery_List.tsv

source_id	locus_label	SNP	CHR	BP37	EA	OA	EAF_paper	main_cross_locus	selection_traits
W01	MTNR1B_region	rs1387153	11	92673828	T	C	0.3023	1	IFC_BMIadj
W02	PPP1R3B_region_primary	rs7012814	8	9173358	A	G	0.4796	1	IFC_BMIadj
W03	PPP1R3B_region_secondary	rs2126259	8	9185146	T	C	0.1265	0	IFC_BMIadj
W04	C2CD4A_region	rs7167878	15	62396189	A	C	0.4606	1	IFC_BMIadj
W05	SLC2A4_region	rs117643180	17	7185779	A	C	0.0231	1	IFC_BMIadj|ISI_BMIadj
W06	IRS1_region	rs2972144	2	227101411	A	G	0.3660	1	ISI_BMIadj
W07	COBLL1_region	rs12692738	2	165558252	T	C	0.7724	1	ISI_BMIadj
W08	PPARG_region	rs11128603	3	12385828	A	G	0.8595	1	ISI_BMIadj
W09	C5orf67_region	rs459193	5	55806751	A	G	0.2816	1	ISI_BMIadj
W10	MTOR_region	rs2295080	1	11322628	T	G	0.6961	1	ISI_BMIadj
W11	BCL2_region	rs12454712	18	60845884	T	C	0.5858	1	ISI_BMIadj
W12	FAM101A_region	rs1906937	12	124539537	A	C	0.2894	1	ISI_BMIadj
