## Supplementary tables, figure source data and SAPA calculator for "A shared cardiovascular and cerebrovascular risk marker phenotype: physiological context and prognosis": Fixed_T_All_Representatives.tsv

source_id	SNP	EA	OA	status	T	SE_reference	SE_unknown_correlation_upper	lower95_reference	upper95_reference	T_noBMI_descriptive
W01	rs1387153	T	C	available	0.04371073660509571	0.0060262665845027368	0.010483115815998343	0.031899471138233146	0.055522002071958274	0.03734942263728528
W02	rs7012814	A	G	available	0.0429030863709043	0.0055164794979353634	0.0095964101188535274	0.032090985233497391	0.05371518750831121	0.030899051309424986
W03	rs2126259	T	C	available	-0.012795271797066078	0.0090339209767062879	0.015715517493914689	-0.030501431550591311	0.0049108879564591559	-0.014809687886872716
W04	rs7167878	A	C	available	0.0097361544013785297	0.0055272628637480104	0.0096151918540743567	-0.0010970817446532902	0.02056939054741035	0.009473632398095835
W05	rs117643180	A	C	available	-0.0026598749347335436	0.017262114557173063	0.030030813222223236	-0.03649299776379733	0.031173247894330246	-0.0020072512424803993
W06	rs2972144	A	G	available	-0.084660847156886751	0.005725795135597833	0.0099605854173977371	-0.095883199405513139	-0.073438494908260363	-0.086675852257245958
W07	rs12692738	T	C	available	0.040220474740188174	0.0066004750067616292	0.011482256196645091	0.027283781446078612	0.053157168034297736	0.051600158615937947
W08	rs11128603	A	G	available	0.027852979969954398	0.0083796901381733464	0.014577284032047291	0.011429089097529169	0.044276870842379627	0.039344575850693425
W09	rs459193	A	G	available	-0.051839708347216761	0.0062817873953616163	0.010927776545299831	-0.0641517854006632	-0.039527631293770321	-0.048891121521026107
W10	rs2295080	T	G	available	0.0019878136351625594	0.0059651238011859606	0.010376761323533004	-0.0097036141784845893	0.013679241448809708	0.011671147119496217
W11	rs12454712	T	C	available	0.011736404491921659	0.0056482143528795168	0.0098254654412314492	0.00066610778331559727	0.022806701200527718	0.018274421625504602
W12	rs1906937	A	C	available	0.039329028471337804	0.006085810032840428	0.010586842858361856	0.027401059990218041	0.05125699695245757	0.045158465910172974
