## Supplementary tables, figure source data and SAPA calculator for "A shared cardiovascular and cerebrovascular risk marker phenotype: physiological context and prognosis": Frozen_T_Coefficients.tsv

trait	u	frozen_coefficient	noBMI_coefficient	h2
SBP	0.219713180095495	0.291431475902566	0.291431475902566	0.192355166673612
DBP	0.296091402326761	0.401164495384613	0.401164495384613	0.184361894571704
LDL	0.168030520351273	0.267786578489337	0.267786578489337	0.133248791630644
HDL	-0.364914111889832	-0.492838946583687	-0.492838946583687	0.18553926137955
TG	0.382440738836411	0.572092010629286	0.572092010629286	0.151238053365296
HbA1c	0.300085510277637	0.424616865781418	0.424616865781418	0.169028570425068
BMI	0.499653985082562	0.58901055257504	0	0.243532601058176
CRP	0.465503059200922	0.74457877042963	0.74457877042963	0.132278215502219
