## Supplementary tables, figure source data and SAPA calculator for "A shared cardiovascular and cerebrovascular risk marker phenotype: physiological context and prognosis": Functional_Comparison_Inputs.tsv

analysis	source_id	SNP	locus	q	SEq	Nq	T	SEt	SEt_upper	sheet	beta_cell	SE_cell	trait	adjustment
ISI_noBMI_8	W06	rs2972144	IRS1_region	-0.0458	0.0066	52872	-0.0846608471568867	0.0057257951355978	0.0099605854173977	ST6 - primary associations	M11	N11	ISI	noBMI
ISI_noBMI_8	W07	rs12692738	COBLL1_region	0.0351	0.0076	53710	0.0402204747401881	0.0066004750067616	0.011482256196645	ST6 - primary associations	M12	N12	ISI	noBMI
ISI_noBMI_8	W08	rs11128603	PPARG_region	0.0389	0.0092	53710	0.0278529799699543	0.0083796901381733	0.0145772840320472	ST6 - primary associations	M13	N13	ISI	noBMI
ISI_noBMI_8	W05	rs117643180	SLC2A4_region	0.1251	0.0222	51230	-0.0026598749347335	0.017262114557173	0.0300308132222232	ST6 - primary associations	M14	N14	ISI	noBMI
ISI_noBMI_8	W09	rs459193	C5orf67_region	-0.0348	0.007	53710	-0.0518397083472167	0.0062817873953616	0.0109277765452998	ST6 - primary associations	M15	N15	ISI	noBMI
ISI_noBMI_8	W10	rs2295080	MTOR_region	0.0243	0.0069	53710	0.0019878136351625	0.0059651238011859	0.010376761323533	ST6 - primary associations	M16	N16	ISI	noBMI
ISI_noBMI_8	W11	rs12454712	BCL2_region	0.0231	0.0068	52754	0.0117364044919216	0.0056482143528795	0.0098254654412314	ST6 - primary associations	M17	N17	ISI	noBMI
ISI_noBMI_8	W12	rs1906937	FAM101A_region	0.0313	0.007	53710	0.0393290284713378	0.0060858100328404	0.0105868428583618	ST6 - primary associations	M18	N18	ISI	noBMI
ISI_adjBMI_8	W06	rs2972144	IRS1_region	-0.0644	0.0067	50511	-0.0846608471568867	0.0057257951355978	0.0099605854173977	ST6 - primary associations	I11	J11	ISI	adjBMI
ISI_adjBMI_8	W07	rs12692738	COBLL1_region	0.0568	0.0075	53657	0.0402204747401881	0.0066004750067616	0.011482256196645	ST6 - primary associations	I12	J12	ISI	adjBMI
ISI_adjBMI_8	W08	rs11128603	PPARG_region	0.0635	0.0091	53657	0.0278529799699543	0.0083796901381733	0.0145772840320472	ST6 - primary associations	I13	J13	ISI	adjBMI
ISI_adjBMI_8	W05	rs117643180	SLC2A4_region	0.1416	0.0221	51187	-0.0026598749347335	0.017262114557173	0.0300308132222232	ST6 - primary associations	I14	J14	ISI	adjBMI
ISI_adjBMI_8	W09	rs459193	C5orf67_region	-0.0409	0.007	53657	-0.0518397083472167	0.0062817873953616	0.0109277765452998	ST6 - primary associations	I15	J15	ISI	adjBMI
ISI_adjBMI_8	W10	rs2295080	MTOR_region	0.0394	0.0069	53657	0.0019878136351625	0.0059651238011859	0.010376761323533	ST6 - primary associations	I16	J16	ISI	adjBMI
ISI_adjBMI_8	W11	rs12454712	BCL2_region	0.0374	0.0068	52701	0.0117364044919216	0.0056482143528795	0.0098254654412314	ST6 - primary associations	I17	J17	ISI	adjBMI
ISI_adjBMI_8	W12	rs1906937	FAM101A_region	0.0384	0.007	53657	0.0393290284713378	0.0060858100328404	0.0105868428583618	ST6 - primary associations	I18	J18	ISI	adjBMI
ISI_adjBMI_11	W10	rs2295080	MTOR_region	0.0394	0.0069	53657	0.0019878136351625	0.0059651238011859	0.010376761323533	ST7 - associations ancestry	AF6	AG6	ISI	adjBMI
ISI_adjBMI_11	W01	rs1387153	MTNR1B_region	0.0133	0.0069	53066	0.0437107366050957	0.0060262665845027	0.0104831158159983	ST7 - associations ancestry	AF8	AG8	ISI	adjBMI
ISI_adjBMI_11	W12	rs1906937	FAM101A_region	0.0384	0.007	53657	0.0393290284713378	0.0060858100328404	0.0105868428583618	ST7 - associations ancestry	AF9	AG9	ISI	adjBMI
ISI_adjBMI_11	W04	rs7167878	C2CD4A_region	0.0078	0.0064	53657	0.0097361544013785	0.005527262863748	0.0096151918540743	ST7 - associations ancestry	AF10	AG10	ISI	adjBMI
ISI_adjBMI_11	W05	rs117643180	SLC2A4_region	0.1416	0.0221	51187	-0.0026598749347335	0.017262114557173	0.0300308132222232	ST7 - associations ancestry	AF11	AG11	ISI	adjBMI
ISI_adjBMI_11	W11	rs12454712	BCL2_region	0.0374	0.0068	52701	0.0117364044919216	0.0056482143528795	0.0098254654412314	ST7 - associations ancestry	AF12	AG12	ISI	adjBMI
ISI_adjBMI_11	W07	rs12692738	COBLL1_region	0.0568	0.0075	53657	0.0402204747401881	0.0066004750067616	0.011482256196645	ST7 - associations ancestry	AF13	AG13	ISI	adjBMI
ISI_adjBMI_11	W06	rs2972144	IRS1_region	-0.0644	0.0067	50511	-0.0846608471568867	0.0057257951355978	0.0099605854173977	ST7 - associations ancestry	AF14	AG14	ISI	adjBMI
ISI_adjBMI_11	W08	rs11128603	PPARG_region	0.0635	0.0091	53657	0.0278529799699543	0.0083796901381733	0.0145772840320472	ST7 - associations ancestry	AF15	AG15	ISI	adjBMI
ISI_adjBMI_11	W09	rs459193	C5orf67_region	-0.0409	0.007	53657	-0.0518397083472167	0.0062817873953616	0.0109277765452998	ST7 - associations ancestry	AF16	AG16	ISI	adjBMI
ISI_adjBMI_11	W02	rs7012814	PPP1R3B_region_primary	-0.0003	0.0064	52828	0.0429030863709043	0.0055164794979353	0.0095964101188535	ST7 - associations ancestry	AF17	AG17	ISI	adjBMI
IFC_noBMI_4	W01	rs1387153	MTNR1B_region	0.0431	0.0069	52745	0.0437107366050957	0.0060262665845027	0.0104831158159983	ST6 - primary associations	M5	N5	IFC	noBMI
IFC_noBMI_4	W02	rs7012814	PPP1R3B_region_primary	0.0483	0.0065	52496	0.0429030863709043	0.0055164794979353	0.0095964101188535	ST6 - primary associations	M6	N6	IFC	noBMI
IFC_noBMI_4	W04	rs7167878	C2CD4A_region	-0.0424	0.0064	53334	0.0097361544013785	0.005527262863748	0.0096151918540743	ST6 - primary associations	M8	N8	IFC	noBMI
IFC_noBMI_4	W05	rs117643180	SLC2A4_region	0.1453	0.0221	50708	-0.0026598749347335	0.017262114557173	0.0300308132222232	ST6 - primary associations	M9	N9	IFC	noBMI
IFC_adjBMI_4	W01	rs1387153	MTNR1B_region	0.0438	0.0069	52698	0.0437107366050957	0.0060262665845027	0.0104831158159983	ST6 - primary associations	I5	J5	IFC	adjBMI
IFC_adjBMI_4	W02	rs7012814	PPP1R3B_region_primary	0.0481	0.0065	52458	0.0429030863709043	0.0055164794979353	0.0095964101188535	ST6 - primary associations	I6	J6	IFC	adjBMI
IFC_adjBMI_4	W04	rs7167878	C2CD4A_region	-0.0426	0.0064	53287	0.0097361544013785	0.005527262863748	0.0096151918540743	ST6 - primary associations	I8	J8	IFC	adjBMI
IFC_adjBMI_4	W05	rs117643180	SLC2A4_region	0.1428	0.0221	50671	-0.0026598749347335	0.017262114557173	0.0300308132222232	ST6 - primary associations	I9	J9	IFC	adjBMI
