## Supplementary tables, figure source data and SAPA calculator for "A shared cardiovascular and cerebrovascular risk marker phenotype: physiological context and prognosis": Functional_Source_Coverage.tsv

source_id	region	SNP	discovery_trait	T_available	unadjusted_ISI_available	reason
W01	MTNR1B_region	rs1387153	IFC_BMIadj	yes	no	BMI-unadjusted ISI not provided in source Tables 6/12; adjusted ISI available in Table 7
W02	PPP1R3B_region_primary	rs7012814	IFC_BMIadj	yes	no	BMI-unadjusted ISI not provided in source Tables 6/12; adjusted ISI available in Table 7
W04	C2CD4A_region	rs7167878	IFC_BMIadj	yes	no	BMI-unadjusted ISI not provided in source Tables 6/12; adjusted ISI available in Table 7
W05	SLC2A4_region	rs117643180	IFC_BMIadj|ISI_BMIadj	yes	yes	BMI-unadjusted ISI in source Table 6, cross-checked against Table 12
W06	IRS1_region	rs2972144	ISI_BMIadj	yes	yes	BMI-unadjusted ISI in source Table 6, cross-checked against Table 12
W07	COBLL1_region	rs12692738	ISI_BMIadj	yes	yes	BMI-unadjusted ISI in source Table 6, cross-checked against Table 12
W08	PPARG_region	rs11128603	ISI_BMIadj	yes	yes	BMI-unadjusted ISI in source Table 6, cross-checked against Table 12
W09	C5orf67_region	rs459193	ISI_BMIadj	yes	yes	BMI-unadjusted ISI in source Table 6, cross-checked against Table 12
W10	MTOR_region	rs2295080	ISI_BMIadj	yes	yes	BMI-unadjusted ISI in source Table 6, cross-checked against Table 12
W11	BCL2_region	rs12454712	ISI_BMIadj	yes	yes	BMI-unadjusted ISI in source Table 6, cross-checked against Table 12
W12	FAM101A_region	rs1906937	ISI_BMIadj	yes	yes	BMI-unadjusted ISI in source Table 6, cross-checked against Table 12
