## Supplementary tables, figure source data and SAPA calculator for "A shared cardiovascular and cerebrovascular risk marker phenotype: physiological context and prognosis": Genetic_Information_Compact.tsv

outcome	axis	axis_amount	full8_amount	ratio	lower	upper	status	source
MVP_MI	Frozen_gSHL	0.287394492826084	0.315569674213508	0.910716448094561	0.842461745133409	1.00572579484145	Extracted from saved results; no new analysis	Current_GeneticRetention.csv
MVP_MI	EqualAdverse	0.304865191864306	0.315569674213508	0.966078862375226	0.916265528973588	1.04580141605953	Extracted from saved results; no new analysis	Current_GeneticRetention.csv
MVP_MI	GeneticPC1	0.29738468710223	0.315569674213508	0.942374098028904	0.881948800417243	1.03281894979152	Extracted from saved results; no new analysis	Current_GeneticRetention.csv
MVP_Stroke	Frozen_gSHL	0.154286489515533	0.188387161197994	0.818986222491981	0.661781420152926	1.06698961852708	Extracted from saved results; no new analysis	Current_GeneticRetention.csv
MVP_Stroke	EqualAdverse	0.164749684477568	0.188387161197994	0.87452713565983	0.729589369538696	1.13382403987755	Extracted from saved results; no new analysis	Current_GeneticRetention.csv
MVP_Stroke	GeneticPC1	0.167836069482895	0.188387161197994	0.890910338133393	0.752935468579699	1.13293604426588	Extracted from saved results; no new analysis	Current_GeneticRetention.csv
FG_MI	Frozen_gSHL	0.156462599370878	0.204956216279563	0.763395237339184	0.653816184361247	0.913264549548981	Extracted from saved results; no new analysis	Current_GeneticRetention.csv
FG_MI	EqualAdverse	0.174296942469006	0.204956216279563	0.850410617608508	0.749551354297566	1.00223673533344	Extracted from saved results; no new analysis	Current_GeneticRetention.csv
FG_MI	GeneticPC1	0.168781809686967	0.204956216279563	0.823501783701682	0.719091756031801	0.975955616921034	Extracted from saved results; no new analysis	Current_GeneticRetention.csv
FG_Stroke	Frozen_gSHL	0.138210370998103	0.192404083980817	0.718333873889509	0.558067450850051	1.02401778401702	Extracted from saved results; no new analysis	Current_GeneticRetention.csv
FG_Stroke	EqualAdverse	0.153514812860659	0.192404083980817	0.79787710158982	0.645208724839311	1.11376728582667	Extracted from saved results; no new analysis	Current_GeneticRetention.csv
FG_Stroke	GeneticPC1	0.150979430497308	0.192404083980817	0.784699718288518	0.630466234560271	1.10280639495401	Extracted from saved results; no new analysis	Current_GeneticRetention.csv
