## Supplementary tables, figure source data and SAPA calculator for "A shared cardiovascular and cerebrovascular risk marker phenotype: physiological context and prognosis": Genetic_Information_Primitives.tsv

spec	outcome	axis	metric	raw	bias_corrected	lower	upper	nominal_level	denominator_stable	interpretable	reflected_outside_0_1	B
Core20_Default	MVP_MI	Frozen_gSHL	all	0.323550889377539	0.315569674213508	0.25851977222957	0.36731405539262	0.95	True	True	0.0	5000
Core20_Default	MVP_MI	Frozen_gSHL	one	0.288628193977255	0.287394492826084	0.234217454946842	0.335725570352736	0.95	True	True	0.0	5000
Core20_Default	MVP_MI	Frozen_gSHL	residual	0.0349226954002838	0.0281751813874243	-0.0016732104796204	0.0499751825582381	0.95	True	True	0.0308	5000
Core20_Default	MVP_MI	Frozen_gSHL	retention	0.892064288658054	0.910716448094561	0.842461745133409	1.00572579484145	0.95	True	True	0.0308	5000
Core20_Default	MVP_MI	EqualAdverse	all	0.323550889377539	0.315569674213508	0.25851977222957	0.36731405539262	0.95	True	True	0.0	5000
Core20_Default	MVP_MI	EqualAdverse	one	0.306028607092732	0.304865191864306	0.250329618107444	0.355431018283595	0.95	True	True	0.0	5000
Core20_Default	MVP_MI	EqualAdverse	residual	0.0175222822848073	0.0107044823492016	-0.0132006949075071	0.0262699109722058	0.95	True	True	0.1428	5000
Core20_Default	MVP_MI	EqualAdverse	retention	0.945843813569737	0.966078862375226	0.916265528973588	1.04580141605953	0.95	True	True	0.1428	5000
Core20_Default	MVP_MI	GeneticPC1	all	0.323550889377539	0.315569674213508	0.25851977222957	0.36731405539262	0.95	True	True	0.0	5000
Core20_Default	MVP_MI	GeneticPC1	one	0.298616201504	0.29738468710223	0.242688897007492	0.346893743081017	0.95	True	True	0.0	5000
Core20_Default	MVP_MI	GeneticPC1	residual	0.0249346878735395	0.0181849871112784	-0.0099329676978258	0.0374227134806697	0.95	True	True	0.0756	5000
Core20_Default	MVP_MI	GeneticPC1	retention	0.92293426260855	0.942374098028904	0.881948800417243	1.03281894979152	0.95	True	True	0.0756	5000
Core20_Default	MVP_Stroke	Frozen_gSHL	all	0.204555549973596	0.188387161197994	0.102223662455148	0.25847352847204	0.95	True	True	0.0002	5000
Core20_Default	MVP_Stroke	Frozen_gSHL	one	0.157230410621123	0.154286489515533	0.0849408845228694	0.209869321254116	0.95	True	True	0.0	5000
Core20_Default	MVP_Stroke	Frozen_gSHL	residual	0.0473251393524724	0.034100671682461	-0.0088325596149445	0.0666408715710441	0.95	True	True	0.0572	5000
Core20_Default	MVP_Stroke	Frozen_gSHL	retention	0.768644070725135	0.818986222491981	0.661781420152926	1.06698961852708	0.95	True	True	0.0572	5000
Core20_Default	MVP_Stroke	EqualAdverse	all	0.204555549973596	0.188387161197994	0.102223662455148	0.25847352847204	0.95	True	True	0.0002	5000
Core20_Default	MVP_Stroke	EqualAdverse	one	0.167823114297771	0.164749684477568	0.0921390337775493	0.223134054711258	0.95	True	True	0.0	5000
Core20_Default	MVP_Stroke	EqualAdverse	residual	0.0367324356758251	0.0236374767204257	-0.0176905058633692	0.0525622187211979	0.95	True	True	0.1026	5000
Core20_Default	MVP_Stroke	EqualAdverse	retention	0.820428066212007	0.87452713565983	0.729589369538696	1.13382403987755	0.95	True	True	0.1026	5000
Core20_Default	MVP_Stroke	GeneticPC1	all	0.204555549973596	0.188387161197994	0.102223662455148	0.25847352847204	0.95	True	True	0.0002	5000
Core20_Default	MVP_Stroke	GeneticPC1	one	0.170904121298832	0.167836069482895	0.094791911034806	0.226420432228701	0.95	True	True	0.0	5000
Core20_Default	MVP_Stroke	GeneticPC1	residual	0.0336514286747642	0.0205510917150992	-0.0171916258674814	0.0478950735971607	0.95	True	True	0.1206	5000
Core20_Default	MVP_Stroke	GeneticPC1	retention	0.835490023716746	0.890910338133393	0.752935468579699	1.13293604426588	0.95	True	True	0.1206	5000
Core20_Default	FG_MI	Frozen_gSHL	all	0.213153920045784	0.204956216279563	0.147198775629331	0.256556583513013	0.95	True	True	0.0	5000
Core20_Default	FG_MI	Frozen_gSHL	one	0.157777061889512	0.156462599370878	0.111170844292818	0.195942518481085	0.95	True	True	0.0	5000
Core20_Default	FG_MI	Frozen_gSHL	residual	0.0553768581562724	0.0484936169086848	0.0141413548276696	0.0756082479778698	0.95	True	True	0.0052	5000
Core20_Default	FG_MI	Frozen_gSHL	retention	0.740202487740419	0.763395237339184	0.653816184361247	0.913264549548981	0.95	True	True	0.0052	5000
Core20_Default	FG_MI	EqualAdverse	all	0.213153920045784	0.204956216279563	0.147198775629331	0.256556583513013	0.95	True	True	0.0	5000
Core20_Default	FG_MI	EqualAdverse	one	0.17564436790319	0.174296942469006	0.1253558184313	0.217309799050414	0.95	True	True	0.0	5000
Core20_Default	FG_MI	EqualAdverse	residual	0.0375095521425941	0.0306592738105568	-0.0003704358949352	0.0536259227918695	0.95	True	True	0.0266	5000
Core20_Default	FG_MI	EqualAdverse	retention	0.82402598021872	0.850410617608508	0.749551354297566	1.00223673533344	0.95	True	True	0.0266	5000
Core20_Default	FG_MI	GeneticPC1	all	0.213153920045784	0.204956216279563	0.147198775629331	0.256556583513013	0.95	True	True	0.0	5000
Core20_Default	FG_MI	GeneticPC1	one	0.17014003899414	0.168781809686967	0.12039230657683	0.210756319202388	0.95	True	True	0.0	5000
Core20_Default	FG_MI	GeneticPC1	residual	0.0430138810516442	0.0361744065925951	0.0037670630036947	0.0607261751424518	0.95	True	True	0.0164	5000
Core20_Default	FG_MI	GeneticPC1	retention	0.798202721102173	0.823501783701682	0.719091756031801	0.975955616921034	0.95	True	True	0.0164	5000
Core20_Default	FG_Stroke	Frozen_gSHL	all	0.207325241409686	0.192404083980817	0.0939340592224989	0.270304050300045	0.95	True	True	0.0012	5000
Core20_Default	FG_Stroke	Frozen_gSHL	one	0.14097859858164	0.138210370998103	0.0729662265227129	0.1905953131664	0.95	True	True	0.0002	5000
Core20_Default	FG_Stroke	Frozen_gSHL	residual	0.066346642828046	0.0541937129827144	-0.0028220842408935	0.0964133893405109	0.95	True	True	0.0314	5000
Core20_Default	FG_Stroke	Frozen_gSHL	retention	0.679987625351698	0.718333873889509	0.558067450850051	1.02401778401702	0.95	True	True	0.0316	5000
Core20_Default	FG_Stroke	EqualAdverse	all	0.207325241409686	0.192404083980817	0.0939340592224989	0.270304050300045	0.95	True	True	0.0012	5000
Core20_Default	FG_Stroke	EqualAdverse	one	0.156495378246289	0.153514812860659	0.0833052808004989	0.210837882419905	0.95	True	True	0.0002	5000
Core20_Default	FG_Stroke	EqualAdverse	residual	0.0508298631633966	0.0388892711201586	-0.0129532763435695	0.0755796367827853	0.95	True	True	0.058	5000
Core20_Default	FG_Stroke	EqualAdverse	retention	0.754830319657248	0.79787710158982	0.645208724839311	1.11376728582667	0.95	True	True	0.0582	5000
Core20_Default	FG_Stroke	GeneticPC1	all	0.207325241409686	0.192404083980817	0.0939340592224989	0.270304050300045	0.95	True	True	0.0012	5000
Core20_Default	FG_Stroke	GeneticPC1	one	0.153930114762428	0.150979430497308	0.0828603102262018	0.206759893865757	0.95	True	True	0.0002	5000
Core20_Default	FG_Stroke	GeneticPC1	residual	0.0533951266472572	0.0414246534835096	-0.0123567398899459	0.0794916126170543	0.95	True	True	0.054	5000
Core20_Default	FG_Stroke	GeneticPC1	retention	0.742457183292286	0.784699718288518	0.630466234560271	1.10280639495401	0.95	True	True	0.0542	5000
