## Supplementary tables, figure source data and SAPA calculator for "A shared cardiovascular and cerebrovascular risk marker phenotype: physiological context and prognosis": Genetic_LAVA_Coverage.tsv

family	scale	regions	processing_ok	phenotype_dropped	processing_error	univariate_eligible	bivariate_evaluated	discovery_significant
MI	UnitVariance	2495	1924	513	58	14	14	4
MI	ReferenceScale	2495	1924	513	58	14	14	3
CORATHER	UnitVariance	2495	2221	265	9	151	151	36
CORATHER	ReferenceScale	2495	2221	265	9	150	150	36
Stroke	UnitVariance	2495	837	1498	160	1	1	0
Stroke	ReferenceScale	2495	837	1498	160	1	1	0
CerebralInfarction	UnitVariance	2495	1032	1333	130	0	0	0
CerebralInfarction	ReferenceScale	2495	1032	1333	130	0	0	0
