## Supplementary tables, figure source data and SAPA calculator for "A shared cardiovascular and cerebrovascular risk marker phenotype: physiological context and prognosis": Genetic_LAVA_Unevaluable.tsv

family	scale	reason	count
MI	UnitVariance	[1] "Error: Negative variance estimate for all phenotypes in locus [ID]. This locus cannot be analysed"	57
MI	UnitVariance	[1] "Error: none of specified SNP IDs are present in reference data"	1
MI	ReferenceScale	[1] "Error: Negative variance estimate for all phenotypes in locus [ID]. This locus cannot be analysed"	57
MI	ReferenceScale	[1] "Error: none of specified SNP IDs are present in reference data"	1
CORATHER	UnitVariance	[1] "Error: Negative variance estimate for all phenotypes in locus [ID]. This locus cannot be analysed"	8
CORATHER	UnitVariance	[1] "Error: none of specified SNP IDs are present in reference data"	1
CORATHER	ReferenceScale	[1] "Error: Negative variance estimate for all phenotypes in locus [ID]. This locus cannot be analysed"	8
CORATHER	ReferenceScale	[1] "Error: none of specified SNP IDs are present in reference data"	1
Stroke	UnitVariance	[1] "Error: Negative variance estimate for all phenotypes in locus [ID]. This locus cannot be analysed"	159
Stroke	UnitVariance	[1] "Error: none of specified SNP IDs are present in reference data"	1
Stroke	ReferenceScale	[1] "Error: Negative variance estimate for all phenotypes in locus [ID]. This locus cannot be analysed"	159
Stroke	ReferenceScale	[1] "Error: none of specified SNP IDs are present in reference data"	1
CerebralInfarction	UnitVariance	[1] "Error: Negative variance estimate for all phenotypes in locus [ID]. This locus cannot be analysed"	129
CerebralInfarction	UnitVariance	[1] "Error: none of specified SNP IDs are present in reference data"	1
CerebralInfarction	ReferenceScale	[1] "Error: Negative variance estimate for all phenotypes in locus [ID]. This locus cannot be analysed"	129
CerebralInfarction	ReferenceScale	[1] "Error: none of specified SNP IDs are present in reference data"	1
