## Supplementary tables, figure source data and SAPA calculator for "A shared cardiovascular and cerebrovascular risk marker phenotype: physiological context and prognosis": Genetic_Loading_Equality_Saved.csv

test	statistic	df	p_value	covariance_min_eigenvalue	covariance_max_eigenvalue	retained_rank
Standardized_loading_vector_equality	54.083751706254	8	0.00000000665005812313452	0.000665662995669887	0.249112560476637	8
Unit_norm_direction_equality	51.5240627788652	8	0.0000000207949735872428	0.000366821850816898	0.0480071808778452	8
