## Supplementary tables, figure source data and SAPA calculator for "A shared cardiovascular and cerebrovascular risk marker phenotype: physiological context and prognosis": Genetic_MR_Harmonization.tsv

instrument_set	outcome	clumped	available	harmonized
Broad	GCST90476623	266	387	263
AxisConsistent	GCST90476623	127	387	126
Broad	GCST90477991	266	387	263
AxisConsistent	GCST90477991	127	387	126
Broad	GCST90475936	266	387	263
AxisConsistent	GCST90475936	127	387	126
Broad	GCST90475932	266	387	263
AxisConsistent	GCST90475932	127	387	126
Broad	R12_I9_STR	266	368	249
AxisConsistent	R12_I9_STR	127	368	119
Broad	R12_I9_CORATHER	266	368	249
AxisConsistent	R12_I9_CORATHER	127	368	119
Broad	R12_I9_MI_STRICT	266	368	249
AxisConsistent	R12_I9_MI_STRICT	127	368	119
