## Supplementary tables, figure source data and SAPA calculator for "A shared cardiovascular and cerebrovascular risk marker phenotype: physiological context and prognosis": Genetic_MR_Heterogeneity.tsv

id.exposure	id.outcome	outcome	exposure	method	Q	Q_df	Q_pval	instrument_set	outcome_id
gSAPA_Broad	GCST90476623	Stroke	gSAPA_Broad	Inverse variance weighted (multiplicative random effects)	409.53801093313	262	1.41839203574745e-08	Broad	GCST90476623
gSAPA_Broad	GCST90476623	Stroke	gSAPA_Broad	MR Egger	398.932409815071	261	7.89091729705665e-08	Broad	GCST90476623
gSAPA_AxisConsistent	GCST90476623	Stroke	gSAPA_AxisConsistent	Inverse variance weighted (multiplicative random effects)	166.966514780289	125	0.00723058642375871	AxisConsistent	GCST90476623
gSAPA_AxisConsistent	GCST90476623	Stroke	gSAPA_AxisConsistent	MR Egger	162.229769355447	124	0.0120187911810822	AxisConsistent	GCST90476623
gSAPA_Broad	GCST90477991	Cerebral infarction	gSAPA_Broad	Inverse variance weighted (multiplicative random effects)	378.745149047657	262	3.06502587680159e-06	Broad	GCST90477991
gSAPA_Broad	GCST90477991	Cerebral infarction	gSAPA_Broad	MR Egger	358.474472949008	261	5.76676971199575e-05	Broad	GCST90477991
gSAPA_AxisConsistent	GCST90477991	Cerebral infarction	gSAPA_AxisConsistent	Inverse variance weighted (multiplicative random effects)	151.641397527223	125	0.0526478609569641	AxisConsistent	GCST90477991
gSAPA_AxisConsistent	GCST90477991	Cerebral infarction	gSAPA_AxisConsistent	MR Egger	142.841452608018	124	0.118496621479091	AxisConsistent	GCST90477991
gSAPA_Broad	GCST90475936	Coronary atherosclerosis	gSAPA_Broad	Inverse variance weighted (multiplicative random effects)	1355.84147541803	262	8.27189091223235e-147	Broad	GCST90475936
gSAPA_Broad	GCST90475936	Coronary atherosclerosis	gSAPA_Broad	MR Egger	1340.50344160617	261	1.7821071636326e-144	Broad	GCST90475936
gSAPA_AxisConsistent	GCST90475936	Coronary atherosclerosis	gSAPA_AxisConsistent	Inverse variance weighted (multiplicative random effects)	273.549206043498	125	4.14887946580062e-13	AxisConsistent	GCST90475936
gSAPA_AxisConsistent	GCST90475936	Coronary atherosclerosis	gSAPA_AxisConsistent	MR Egger	273.541364592935	124	2.77599115874865e-13	AxisConsistent	GCST90475936
gSAPA_Broad	GCST90475932	Myocardial infarction	gSAPA_Broad	Inverse variance weighted (multiplicative random effects)	749.111543115676	262	1.83296168436904e-48	Broad	GCST90475932
gSAPA_Broad	GCST90475932	Myocardial infarction	gSAPA_Broad	MR Egger	731.193401666763	261	3.69638749758656e-46	Broad	GCST90475932
gSAPA_AxisConsistent	GCST90475932	Myocardial infarction	gSAPA_AxisConsistent	Inverse variance weighted (multiplicative random effects)	165.036730619639	125	0.00952886354558135	AxisConsistent	GCST90475932
gSAPA_AxisConsistent	GCST90475932	Myocardial infarction	gSAPA_AxisConsistent	MR Egger	164.969633157468	124	0.00816617004528082	AxisConsistent	GCST90475932
gSAPA_Broad	R12_I9_STR	Stroke excluding SAH	gSAPA_Broad	Inverse variance weighted (multiplicative random effects)	404.64662259704	248	1.23032275131932e-09	Broad	R12_I9_STR
gSAPA_Broad	R12_I9_STR	Stroke excluding SAH	gSAPA_Broad	MR Egger	395.124858300522	247	6.25129712708265e-09	Broad	R12_I9_STR
gSAPA_AxisConsistent	R12_I9_STR	Stroke excluding SAH	gSAPA_AxisConsistent	Inverse variance weighted (multiplicative random effects)	147.65001602644	118	0.0335368151678953	AxisConsistent	R12_I9_STR
gSAPA_AxisConsistent	R12_I9_STR	Stroke excluding SAH	gSAPA_AxisConsistent	MR Egger	147.540312407049	117	0.0295176735336575	AxisConsistent	R12_I9_STR
gSAPA_Broad	R12_I9_CORATHER	Coronary atherosclerosis	gSAPA_Broad	Inverse variance weighted (multiplicative random effects)	756.144299509666	248	8.5643541790244e-53	Broad	R12_I9_CORATHER
gSAPA_Broad	R12_I9_CORATHER	Coronary atherosclerosis	gSAPA_Broad	MR Egger	755.848301388058	247	5.39489346245432e-53	Broad	R12_I9_CORATHER
gSAPA_AxisConsistent	R12_I9_CORATHER	Coronary atherosclerosis	gSAPA_AxisConsistent	Inverse variance weighted (multiplicative random effects)	205.59167525006	118	1.06943357355808e-06	AxisConsistent	R12_I9_CORATHER
gSAPA_AxisConsistent	R12_I9_CORATHER	Coronary atherosclerosis	gSAPA_AxisConsistent	MR Egger	205.577312315765	117	7.99330154001489e-07	AxisConsistent	R12_I9_CORATHER
gSAPA_Broad	R12_I9_MI_STRICT	Myocardial infarction	gSAPA_Broad	Inverse variance weighted (multiplicative random effects)	561.103723719888	248	2.67631839568096e-26	Broad	R12_I9_MI_STRICT
gSAPA_Broad	R12_I9_MI_STRICT	Myocardial infarction	gSAPA_Broad	MR Egger	559.4075019471	247	2.85646669961748e-26	Broad	R12_I9_MI_STRICT
gSAPA_AxisConsistent	R12_I9_MI_STRICT	Myocardial infarction	gSAPA_AxisConsistent	Inverse variance weighted (multiplicative random effects)	192.506249700287	118	1.77950238418959e-05	AxisConsistent	R12_I9_MI_STRICT
gSAPA_AxisConsistent	R12_I9_MI_STRICT	Myocardial infarction	gSAPA_AxisConsistent	MR Egger	190.59557317209	117	2.03098801483436e-05	AxisConsistent	R12_I9_MI_STRICT
