## Supplementary tables, figure source data and SAPA calculator for "A shared cardiovascular and cerebrovascular risk marker phenotype: physiological context and prognosis": Genetic_Retention_Frozen_Directions.csv

biomarker	Frozen_gSHL	EqualAdverse	GeneticPC1
SBP	0.219713180095495	0.353553390593274	0.324393814391296
DBP	0.296091402326761	0.353553390593274	0.365997211162632
LDL	0.168030520351273	0.353553390593274	0.208159829266425
HDL	-0.364914111889832	-0.353553390593274	-0.372833323884132
TG	0.382440738836411	0.353553390593274	0.406360507327607
HbA1c	0.300085510277637	0.353553390593274	0.283669443158354
BMI	0.499653985082562	0.353553390593274	0.415269358177955
CRP	0.465503059200922	0.353553390593274	0.400541680662914
