## Supplementary tables, figure source data and SAPA calculator for "A shared cardiovascular and cerebrovascular risk marker phenotype: physiological context and prognosis": Genetic_Retention_InputSensitivity.tsv

spec	outcome	axis	metric	raw	bias_corrected	lower	upper	nominal_level	denominator_stable	interpretable	reflected_outside_0_1	B
Core20_Default	MVP_MI	Frozen_gSHL	retention	0.892064288658054	0.910716448094561	0.842461745133409	1.00572579484145	0.95	TRUE	TRUE	0.0308	5000
Core20_Default	MVP_Stroke	Frozen_gSHL	retention	0.768644070725135	0.818986222491981	0.661781420152926	1.06698961852708	0.95	TRUE	TRUE	0.0572	5000
Core20_Default	FG_MI	Frozen_gSHL	retention	0.740202487740419	0.763395237339184	0.653816184361247	0.913264549548981	0.95	TRUE	TRUE	0.0052	5000
Core20_Default	FG_Stroke	Frozen_gSHL	retention	0.679987625351698	0.718333873889509	0.558067450850051	1.02401778401702	0.95	TRUE	TRUE	0.0316	5000
Core20_Chi80	MVP_MI	Frozen_gSHL	retention	0.900192681677071	0.917900664144595	0.859408197593122	1.00180796557818	0.95	TRUE	TRUE	0.0274	5000
Core20_Chi80	MVP_Stroke	Frozen_gSHL	retention	0.776824321406721	0.829780304641537	0.673042534693274	1.10500955804575	0.95	TRUE	TRUE	0.0672	5000
Core20_Chi80	FG_MI	Frozen_gSHL	retention	0.74712299631092	0.770774760818467	0.659323724976732	0.916289237203847	0.95	TRUE	TRUE	0.0046	5000
Core20_Chi80	FG_Stroke	Frozen_gSHL	retention	0.739585804240507	0.786832447768463	0.622407860298017	1.04560300424196	0.95	TRUE	TRUE	0.0432	5000
