## Supplementary tables, figure source data and SAPA calculator for "A shared cardiovascular and cerebrovascular risk marker phenotype: physiological context and prognosis": Glucose_Subgroups.tsv

dataset	recorded_status	model	n	pearson	spearman	bias_Q	rmse_Q	rmse_D_SD	absolute_rank_shift_median	absolute_rank_shift_p90	quarter_disagreement	difference_p025	difference_p975
NHANES_holdout	0	Omit_HbA1c	1758	0.99251749260816	0.994006152802673	0.11346192293152	0.243397245562301	0.134070294749043	2	5	0.0814134623850078	-0.309371271017007	0.425913560033577
NHANES_holdout	0	Glucose_estimated8	1758	0.995871299828293	0.995580161169521	0.0363984549917735	0.15750540583724	0.0867585667881413	1	4	0.0756668507212471	-0.253326842107589	0.33141466454345
NHANES_holdout	1	Omit_HbA1c	339	0.920581558502263	0.92922470249462	-0.586339666677586	0.8490473640516	0.467680026909588	5	18	0.237194971832578	-2.10673419136288	0.221667773630637
NHANES_holdout	1	Glucose_estimated8	339	0.96852557596552	0.973309416102428	-0.117614823684595	0.411003944471423	0.226392948083707	2	9	0.0935506814217147	-1.09103793525823	0.713261568462389
ELSA_fasting	0	Omit_HbA1c	2318	0.992527540120786	0.99404493107188	0.0149614998715704	0.178986902071659	0.0985912008228671	2	5	0.0720024023798684	-0.28958393923029	0.30831700605422
ELSA_fasting	0	Glucose_estimated8	2318	0.993559318590624	0.993458270748739	-0.153018615948213	0.223717334440285	0.12323002628722	3	7	0.131795645417364	-0.444813689242374	0.175091029322749
ELSA_fasting	1	Omit_HbA1c	76	0.94080784025592	0.954689010609932	-0.484372632915127	0.654939620443688	0.360759825990867	6	18	0.298203864248956	-1.709598684281	0.046735342492247
ELSA_fasting	1	Glucose_estimated8	76	0.9675472528333	0.965103182123785	-0.339189328954171	0.472220818522142	0.26011298599389	6	14	0.306387244778786	-1.07534148826363	0.127099139786332
CHARLS_recorded_glucose	0	Omit_HbA1c	8001	0.984075044942125	0.987471915873661	0.229866678274624	0.350091661836224	0.192840688000107	2	6	0.101551419215011	-0.391069507664598	0.589310111242344
CHARLS_recorded_glucose	0	Glucose_estimated8	8001	0.983006074911642	0.985040454958054	0.175738138401847	0.325059177161901	0.179052066067126	3	9	0.153621848590159	-0.283499295613084	0.753153498214026
CHARLS_recorded_glucose	1	Omit_HbA1c	315	0.921891757622534	0.927747523856532	-0.3392975058532	0.786188346691245	0.43305544861714	4	23	0.207867240284192	-2.06588511199587	0.466762756270957
CHARLS_recorded_glucose	1	Glucose_estimated8	315	0.970990560261751	0.969947129581801	0.173399108626471	0.480282461209946	0.264553573679336	2	9	0.127743896569779	-0.696362640344873	1.18179766147655
CHARLS_raw_fasting_code_1	NA	Omit_HbA1c	7490	0.97776884507037	0.983520101119014	0.198343210492452	0.380306044114716	0.209483650119005	2	7	0.105979767000747	-0.677013725499091	0.589310111242344
CHARLS_raw_fasting_code_1	NA	Glucose_estimated8	7490	0.984764371007763	0.986464961357461	0.167129847976236	0.316186692496618	0.17416484299489	3	9	0.144242820060538	-0.30618499829666	0.742214202675636
CHARLS_raw_fasting_code_2	NA	Omit_HbA1c	694	0.984264998267391	0.986604400631777	0.229103694142286	0.351421426582884	0.193573161168074	2	7	0.102395712536598	-0.431918820772355	0.671008542673897
CHARLS_raw_fasting_code_2	NA	Glucose_estimated8	694	0.967532434016099	0.971785865467952	0.279527395241398	0.484431087332911	0.266838757826858	5	13	0.229519771256561	-0.357692059224615	1.20007379034217
