## Supplementary tables, figure source data and SAPA calculator for "A shared cardiovascular and cerebrovascular risk marker phenotype: physiological context and prognosis": Glucose_Validation.tsv

dataset	range	model	n	pearson	spearman	bias_Q	rmse_Q	rmse_D_SD	absolute_rank_shift_median	absolute_rank_shift_p90	quarter_disagreement	difference_p025	difference_p975	HbA1c_bias	HbA1c_RMSE	HbA1c_R2_trainmean
NHANES_holdout	All_positive_G	Omit_HbA1c	2097	0.980068526836288	0.984054378629863	0.0322957484014234	0.368757571882036	0.203122415124092	2	6	0.0994817111174038	-0.962957787506414	0.425913560033577	0.0790609906089072	0.902729937239794	-0.00717654696091286
NHANES_holdout	All_positive_G	Glucose_estimated8	2097	0.993346022806958	0.993558464310705	0.018535293714902	0.203772462025504	0.112243809425135	2	5	0.0777410988302171	-0.38368010272717	0.352680495841242	0.0453749720895961	0.498841287289761	0.692450732912811
NHANES_holdout	In_training_range	Omit_HbA1c	2097	0.980068526836288	0.984054378629863	0.0322957484014234	0.368757571882036	0.203122415124092	2	6	0.0994817111174038	-0.962957787506414	0.425913560033577	0.0790609906089072	0.902729937239794	-0.00717654696091286
NHANES_holdout	In_training_range	Glucose_estimated8	2097	0.993346022806958	0.993558464310705	0.018535293714902	0.203772462025504	0.112243809425135	2	5	0.0777410988302171	-0.38368010272717	0.352680495841242	0.0453749720895961	0.498841287289761	0.692450732912811
ELSA_fasting	All_positive_G	Omit_HbA1c	2438	0.989487923332926	0.991282046334988	-0.0016794183366244	0.211704905327638	0.116613230324456	2	6	0.080113546611614	-0.476427984631699	0.270948196973938	-0.0041112680124309	0.518260153749226	0.0140939230168349
ELSA_fasting	All_positive_G	Glucose_estimated8	2438	0.992719256527528	0.992603998161971	-0.159669102989998	0.236173961861248	0.130091499620862	3	8	0.137974522362772	-0.499444316259737	0.167313122072733	-0.390874900780083	0.578161160679516	-0.226980700386461
ELSA_fasting	In_training_range	Omit_HbA1c	2438	0.989487923332926	0.991282046334988	-0.0016794183366244	0.211704905327638	0.116613230324456	2	6	0.080113546611614	-0.476427984631699	0.270948196973938	-0.0041112680124309	0.518260153749226	0.0140939230168349
ELSA_fasting	In_training_range	Glucose_estimated8	2438	0.992719256527528	0.992603998161971	-0.159669102989998	0.236173961861248	0.130091499620862	3	8	0.137974522362772	-0.499444316259737	0.167313122072733	-0.390874900780083	0.578161160679516	-0.226980700386461
CHARLS_recorded_glucose	All_positive_G	Omit_HbA1c	8325	0.97788048764062	0.983426948575011	0.203273257519122	0.383215204050333	0.211086100176069	2	7	0.106455474767007	-0.677013725499091	0.589310111242344	0.497619219223696	0.938122667789874	-0.0658222439658549
CHARLS_recorded_glucose	All_positive_G	Glucose_estimated8	8325	0.98185054769571	0.985051131879051	0.177553762294193	0.345060908544472	0.190069602505377	3	9	0.152412225766247	-0.310444446565089	0.790887948861768	0.434657099715908	0.844719772734332	0.135846605886364
CHARLS_recorded_glucose	In_training_range	Omit_HbA1c	8316	0.978380592201319	0.983553302235921	0.204443411037324	0.380392265821508	0.209531143547358	2	7	0.106300304696512	-0.636164607175295	0.589310111242344	0.500483791215145	0.931212027725906	-0.0673046473909586
CHARLS_recorded_glucose	In_training_range	Glucose_estimated8	8316	0.983185990452042	0.98509089406883	0.175633659271372	0.33353752574578	0.183722187501737	3	9	0.152465939437554	-0.30864311806753	0.786403382587747	0.429956628150161	0.816510175362372	0.179432240149038
