## Supplementary tables, figure source data and SAPA calculator for "A shared cardiovascular and cerebrovascular risk marker phenotype: physiological context and prognosis": Group_Intervals.csv

key	quantity	estimate	lower	upper	valid	requested
CHARLS_Stroke__Original_lower__midpoint	Low	0.0256040087195862	0.0174193145343245	0.0343145959981201	1000	1000
CHARLS_Stroke__Original_lower__midpoint	Middle	0.0587080166306664	0.0477262611625734	0.0698858941509905	1000	1000
CHARLS_Stroke__Original_lower__midpoint	High	0.0935092423385058	0.0590561708995064	0.13036727726598	1000	1000
CHARLS_Stroke__Original_lower__midpoint	High_minus_Low	0.0679052336189195	0.0316356151305589	0.105174444833835	1000	1000
CHARLS_Stroke__Original_lower__midpoint	High_minus_other	0.0475180636100136	0.013069857978375	0.084911704106779	1000	1000
CHARLS_Stroke__Original_lower__midpoint	Low_minus_other	-0.0367012784976486	-0.0494183360230159	-0.0235644570007431	1000	1000
CHARLS_Stroke__Original_lower__first_positive	Low	0.0256361293009665	0.0174638643245735	0.0343643781810219	1000	1000
CHARLS_Stroke__Original_lower__first_positive	Middle	0.0587724350588653	0.0477606985243081	0.0699452660941657	1000	1000
CHARLS_Stroke__Original_lower__first_positive	High	0.0935092423385058	0.0590561708995064	0.13036727726598	1000	1000
CHARLS_Stroke__Original_lower__first_positive	High_minus_Low	0.0678731130375393	0.0316346553903071	0.105174444833836	1000	1000
CHARLS_Stroke__Original_lower__first_positive	High_minus_other	0.0474665369004188	0.0130363162029818	0.0848425045963419	1000	1000
CHARLS_Stroke__Original_lower__first_positive	Low_minus_other	-0.0367324720017279	-0.0494845974697644	-0.0235256996624911	1000	1000
CHARLS_Stroke__Four_setting_lower__midpoint	Low	0.0200681358458425	0.0119876280592676	0.0288020114657653	1000	1000
CHARLS_Stroke__Four_setting_lower__midpoint	Middle	0.0519196346314543	0.0384069731311762	0.0671152465539382	1000	1000
CHARLS_Stroke__Four_setting_lower__midpoint	High	0.0487230989956958	0.0113636363636364	0.100706563414107	1000	1000
CHARLS_Stroke__Four_setting_lower__midpoint	High_minus_Low	0.0286549631498533	-0.0106828847311358	0.0802599076102889	1000	1000
CHARLS_Stroke__Four_setting_lower__midpoint	High_minus_other	0.0108691760118201	-0.0289284596476184	0.0636699058674061	1000	1000
CHARLS_Stroke__Four_setting_lower__midpoint	Low_minus_other	-0.0316469192154338	-0.047201296787886	-0.0175000038031554	1000	1000
CHARLS_Stroke__Four_setting_lower__first_positive	Low	0.0200681358458425	0.0119876280592676	0.0288020114657652	1000	1000
CHARLS_Stroke__Four_setting_lower__first_positive	Middle	0.0519561894253079	0.0384758045804127	0.0671791722197875	1000	1000
CHARLS_Stroke__Four_setting_lower__first_positive	High	0.0487230989956958	0.0113636363636364	0.100706563414107	1000	1000
CHARLS_Stroke__Four_setting_lower__first_positive	High_minus_Low	0.0286549631498533	-0.0106828847311358	0.080259907610289	1000	1000
CHARLS_Stroke__Four_setting_lower__first_positive	High_minus_other	0.0108504322370032	-0.0289289596179359	0.0636517729651608	1000	1000
CHARLS_Stroke__Four_setting_lower__first_positive	Low_minus_other	-0.0316822648383471	-0.0472295358342376	-0.0175329132045107	1000	1000
ELSA_Stroke__Original_lower__midpoint	Low	0.00756095488913433	0	0.0209488443810328	1000	1000
ELSA_Stroke__Original_lower__midpoint	Middle	0.0125252567118092	0.00473968514290591	0.0211296304482957	1000	1000
ELSA_Stroke__Original_lower__midpoint	High	0.0397041634427011	0.0124217423151679	0.0729298619561159	1000	1000
ELSA_Stroke__Original_lower__midpoint	High_minus_Low	0.0321432085535668	0.000736831417726344	0.0656490818758583	1000	1000
ELSA_Stroke__Original_lower__midpoint	High_minus_other	0.0286083217280586	-0.000980483926092143	0.0615416289006456	1000	1000
ELSA_Stroke__Original_lower__midpoint	Low_minus_other	-0.0101001586911392	-0.0230682932803036	0.00490244576334722	1000	1000
ELSA_Stroke__Original_lower__first_positive	Low	0.00362318840579712	0	0.01171875	1000	1000
ELSA_Stroke__Original_lower__first_positive	Middle	0.00249230774014697	0	0.00636359439684521	1000	1000
ELSA_Stroke__Original_lower__first_positive	High	0.0118929983060417	0	0.0300997439738017	1000	1000
ELSA_Stroke__Original_lower__first_positive	High_minus_Low	0.00826980990024462	-0.00714349718381974	0.0277293277920547	1000	1000
ELSA_Stroke__Original_lower__first_positive	High_minus_other	0.00910276381054897	-0.00380544391688223	0.0273987652520279	1000	1000
ELSA_Stroke__Original_lower__first_positive	Low_minus_other	-0.000617960838685816	-0.00748381252294189	0.00798414905663609	1000	1000
ELSA_MI__Original_lower__midpoint	Low	0.00699309263704517	0	0.0182633933824601	1000	1000
ELSA_MI__Original_lower__midpoint	Middle	0.00757863945221282	0.00244746051740314	0.0138040211061198	1000	1000
ELSA_MI__Original_lower__midpoint	High	0.0201187886899783	0	0.0451447147800491	1000	1000
ELSA_MI__Original_lower__midpoint	High_minus_Low	0.0131256960529331	-0.00774452084884591	0.039611382424777	1000	1000
ELSA_MI__Original_lower__midpoint	High_minus_other	0.0126994287481942	-0.0073454791160652	0.0381942704310926	1000	1000
ELSA_MI__Original_lower__midpoint	Low_minus_other	-0.00297684070797166	-0.0140820006252975	0.0101021656647873	1000	1000
ELSA_MI__Original_lower__first_positive	Low	0.00736954552215596	0	0.019270361829342	1000	1000
ELSA_MI__Original_lower__first_positive	Middle	0.00777846010341965	0.00249791269269017	0.0141987563540546	1000	1000
ELSA_MI__Original_lower__first_positive	High	0.00588235294117645	0	0.0187529481132076	1000	1000
ELSA_MI__Original_lower__first_positive	High_minus_Low	-0.00148719258097951	-0.0159388369877521	0.0146052772771503	1000	1000
ELSA_MI__Original_lower__first_positive	High_minus_other	-0.00178958260630779	-0.0114926948495704	0.0126236051875582	1000	1000
ELSA_MI__Original_lower__first_positive	Low_minus_other	-5.53490907339027e-05	-0.0104605760923255	0.0130209170947019	1000	1000
