## Supplementary tables, figure source data and SAPA calculator for "A shared cardiovascular and cerebrovascular risk marker phenotype: physiological context and prognosis": HbA1c_Omission_Paired_Gains.tsv

context	group	timing	contrast	metric	estimate	lower	upper	valid
CHARLS_Stroke	No_known_diabetes	interval	Hb_after_background	LogScore	0.000247492351021672	-0.000409150318242099	0.000913068033546195	200
CHARLS_Stroke	No_known_diabetes	interval	Hb_after_seven_SAPA	LogScore	8.3468619433813e-05	-0.000519048291753917	0.00060455135368382	200
CHARLS_Stroke	No_known_diabetes	interval	Complete_vs_seven_SAPA	LogScore	0.000171997650938616	-0.000298647477937092	0.000621975978976095	200
CHARLS_Stroke	No_known_diabetes	interval	Hb_after_Full7	LogScore	4.98954292061371e-05	-0.000587988861033788	0.000554736560280088	200
CHARLS_Stroke	No_known_diabetes	interval	Seven_SAPA_after_background	LogScore	0.00649383789290886	0.00349010013846636	0.0104270489153307	200
CHARLS_Stroke	No_known_diabetes	interval	Seven_SAPA_after_Hb	LogScore	0.006329814161321	0.00338417888024231	0.0101359397747614	200
CHARLS_Stroke	No_known_diabetes	interval	Full8_vs_seven_SAPA_plus_Hb	LogScore	-0.000306779342900687	-0.00276083760842266	0.000631758768144455	200
CHARLS_Stroke	No_known_diabetes	midpoint	Hb_after_background	AUC	0.00523566757873994	-0.00206012182346059	0.0138538015142638	200
CHARLS_Stroke	No_known_diabetes	midpoint	Hb_after_seven_SAPA	AUC	0.000642279457638839	-0.00307264034569133	0.00496734041440978	200
CHARLS_Stroke	No_known_diabetes	midpoint	Complete_vs_seven_SAPA	AUC	0.00122226111985047	-0.0021834291831943	0.0046878925911422	200
CHARLS_Stroke	No_known_diabetes	midpoint	Hb_after_Full7	AUC	0.000444964328193187	-0.00309827626819852	0.00494004684673928	200
CHARLS_Stroke	No_known_diabetes	midpoint	Seven_SAPA_after_background	AUC	0.0574148914396689	0.0330549593724566	0.0889908912601118	200
CHARLS_Stroke	No_known_diabetes	midpoint	Seven_SAPA_after_Hb	AUC	0.0528215033185678	0.0300455062835626	0.0846761849478619	200
CHARLS_Stroke	No_known_diabetes	midpoint	Full8_vs_seven_SAPA_plus_Hb	AUC	-0.00269304176507157	-0.0176058366434234	0.00250232608084012	200
CHARLS_Stroke	No_known_diabetes	midpoint	Hb_after_background	Brier	6.08547937029635e-06	-0.000178250648649022	0.000116931679572673	200
CHARLS_Stroke	No_known_diabetes	midpoint	Hb_after_seven_SAPA	Brier	-3.1280338322337e-06	-0.000180240534548294	7.97157686201835e-05	200
CHARLS_Stroke	No_known_diabetes	midpoint	Complete_vs_seven_SAPA	Brier	1.97497900150112e-05	-8.09352751655414e-05	0.000113192685890961	200
CHARLS_Stroke	No_known_diabetes	midpoint	Hb_after_Full7	Brier	-6.65926228236857e-06	-0.000198392201576104	7.91241571065423e-05	200
CHARLS_Stroke	No_known_diabetes	midpoint	Seven_SAPA_after_background	Brier	0.000949082827695277	0.000434155093952218	0.00160514627628394	200
CHARLS_Stroke	No_known_diabetes	midpoint	Seven_SAPA_after_Hb	Brier	0.000939869314492747	0.000435735269495313	0.00157088061323864	200
CHARLS_Stroke	No_known_diabetes	midpoint	Full8_vs_seven_SAPA_plus_Hb	Brier	-8.75124706123942e-05	-0.000635951603354741	0.000194629780530108	200
CHARLS_Stroke	No_known_diabetes	first_positive	Hb_after_background	AUC	0.00524017569694968	-0.00205946196543128	0.0138601395045187	200
CHARLS_Stroke	No_known_diabetes	first_positive	Hb_after_seven_SAPA	AUC	0.000640050771141598	-0.00306712559246109	0.00493983828418403	200
CHARLS_Stroke	No_known_diabetes	first_positive	Complete_vs_seven_SAPA	AUC	0.00122160147529116	-0.00218344528706033	0.00468738258441332	200
CHARLS_Stroke	No_known_diabetes	first_positive	Hb_after_Full7	AUC	0.000441918926926577	-0.00309398821044754	0.00491585488637507	200
CHARLS_Stroke	No_known_diabetes	first_positive	Seven_SAPA_after_background	AUC	0.0573628503152616	0.0329962121771827	0.089039210034562	200
CHARLS_Stroke	No_known_diabetes	first_positive	Seven_SAPA_after_Hb	AUC	0.0527627253894535	0.0300054433916239	0.0847780100641535	200
CHARLS_Stroke	No_known_diabetes	first_positive	Full8_vs_seven_SAPA_plus_Hb	AUC	-0.00267589050606565	-0.0175948256835359	0.00252682707327717	200
CHARLS_Stroke	No_known_diabetes	first_positive	Hb_after_background	Brier	6.28052983446536e-06	-0.000177654586704247	0.000117215398680839	200
CHARLS_Stroke	No_known_diabetes	first_positive	Hb_after_seven_SAPA	Brier	-3.0022378387784e-06	-0.000180097520341569	7.96042146543767e-05	200
CHARLS_Stroke	No_known_diabetes	first_positive	Complete_vs_seven_SAPA	Brier	1.98718826798228e-05	-8.0616859703363e-05	0.000113446938244412	200
CHARLS_Stroke	No_known_diabetes	first_positive	Hb_after_Full7	Brier	-6.53683457091381e-06	-0.000197620724375648	7.94779988564646e-05	200
CHARLS_Stroke	No_known_diabetes	first_positive	Seven_SAPA_after_background	Brier	0.000949637802606484	0.000434714725299223	0.00160636029863886	200
CHARLS_Stroke	No_known_diabetes	first_positive	Seven_SAPA_after_Hb	Brier	0.000940355034933241	0.000436745016982555	0.00157200501252319	200
CHARLS_Stroke	No_known_diabetes	first_positive	Full8_vs_seven_SAPA_plus_Hb	Brier	-8.69927635075707e-05	-0.000634898087256074	0.000194777762478101	200
ELSA_Stroke	Normal_fasting_70_lt100	interval	Hb_after_background	LogScore	0.000889501609296697	-0.00281998568153104	0.00439815449209078	200
ELSA_Stroke	Normal_fasting_70_lt100	interval	Hb_after_seven_SAPA	LogScore	0.000997753091044926	-0.00253468354768525	0.00478085447501246	200
ELSA_Stroke	Normal_fasting_70_lt100	interval	Complete_vs_seven_SAPA	LogScore	8.17588356718385e-05	-0.000619996314490499	0.000862554991023993	200
ELSA_Stroke	Normal_fasting_70_lt100	interval	Hb_after_Full7	LogScore	0.000840226640450054	-0.00717281376322897	0.00575904223253622	200
ELSA_Stroke	Normal_fasting_70_lt100	interval	Seven_SAPA_after_background	LogScore	-0.00329063223993165	-0.0125559480683571	0.00131901590574121	200
ELSA_Stroke	Normal_fasting_70_lt100	interval	Seven_SAPA_after_Hb	LogScore	-0.00318238075818342	-0.013556728226106	0.00112178116568694	200
ELSA_Stroke	Normal_fasting_70_lt100	interval	Full8_vs_seven_SAPA_plus_Hb	LogScore	0.000846140130358289	-0.0463018639089222	0.00839065330398869	200
ELSA_Stroke	Normal_fasting_70_lt100	midpoint	Hb_after_background	AUC	0.047226305312537	-0.0309844229516289	0.199762475840632	200
ELSA_Stroke	Normal_fasting_70_lt100	midpoint	Hb_after_seven_SAPA	AUC	0.0406875116177814	-0.0331148035764172	0.139928257877864	200
ELSA_Stroke	Normal_fasting_70_lt100	midpoint	Complete_vs_seven_SAPA	AUC	0.00529676289688191	-0.0100462406656038	0.0201430939838102	200
ELSA_Stroke	Normal_fasting_70_lt100	midpoint	Hb_after_Full7	AUC	0.0194179185796977	-0.0268529749399447	0.0807872734749702	200
ELSA_Stroke	Normal_fasting_70_lt100	midpoint	Seven_SAPA_after_background	AUC	-0.0478941857884132	-0.182096068706575	0.0759904568476612	200
ELSA_Stroke	Normal_fasting_70_lt100	midpoint	Seven_SAPA_after_Hb	AUC	-0.0544329794831688	-0.162533136372871	0.065843763657577	200
ELSA_Stroke	Normal_fasting_70_lt100	midpoint	Full8_vs_seven_SAPA_plus_Hb	AUC	0.133864752249616	-0.0706126373981883	0.29588951588512	200
ELSA_Stroke	Normal_fasting_70_lt100	midpoint	Hb_after_background	Brier	1.54775022780836e-05	-9.84499393600372e-05	9.42231169379862e-05	200
ELSA_Stroke	Normal_fasting_70_lt100	midpoint	Hb_after_seven_SAPA	Brier	3.16325964803618e-06	-0.000136938533005486	6.82239331603203e-05	200
ELSA_Stroke	Normal_fasting_70_lt100	midpoint	Complete_vs_seven_SAPA	Brier	7.1987163348386e-07	-1.81153573063415e-05	2.595058672461e-05	200
ELSA_Stroke	Normal_fasting_70_lt100	midpoint	Hb_after_Full7	Brier	-8.03613210307516e-05	-0.000484192570000166	0.000491614840743357	200
ELSA_Stroke	Normal_fasting_70_lt100	midpoint	Seven_SAPA_after_background	Brier	-0.00010862564423764	-0.000542730223107914	3.1474683346657e-05	200
ELSA_Stroke	Normal_fasting_70_lt100	midpoint	Seven_SAPA_after_Hb	Brier	-0.000120939886867687	-0.000567042042935315	2.42479869399672e-05	200
ELSA_Stroke	Normal_fasting_70_lt100	midpoint	Full8_vs_seven_SAPA_plus_Hb	Brier	-0.000302542703022213	-0.00435449600925286	0.00160018164820426	200
ELSA_Stroke	Normal_fasting_70_lt100	first_positive	Hb_after_background	AUC	0.0448444299291035	-0.0807949311024536	0.231679049909514	196
ELSA_Stroke	Normal_fasting_70_lt100	first_positive	Hb_after_seven_SAPA	AUC	0.0721914524119269	-0.0522843221193936	0.277859965721522	196
ELSA_Stroke	Normal_fasting_70_lt100	first_positive	Complete_vs_seven_SAPA	AUC	-0.0091593582746361	-0.0277856024135106	0.0207812355003788	196
ELSA_Stroke	Normal_fasting_70_lt100	first_positive	Hb_after_Full7	AUC	0.015845292721924	-0.0291372051476836	0.106246207351306	196
ELSA_Stroke	Normal_fasting_70_lt100	first_positive	Seven_SAPA_after_background	AUC	-0.174105931968809	-0.419162685777933	0.0641204535381186	196
ELSA_Stroke	Normal_fasting_70_lt100	first_positive	Seven_SAPA_after_Hb	AUC	-0.146758909485986	-0.389347273010073	0.0669957221039077	196
ELSA_Stroke	Normal_fasting_70_lt100	first_positive	Full8_vs_seven_SAPA_plus_Hb	AUC	0.0479937678543009	-0.264668627616914	0.511548297959084	196
ELSA_Stroke	Normal_fasting_70_lt100	first_positive	Hb_after_background	Brier	-7.80711320251624e-06	-0.000140096695381441	1.21361800253438e-05	200
ELSA_Stroke	Normal_fasting_70_lt100	first_positive	Hb_after_seven_SAPA	Brier	-6.23723781318589e-06	-0.000114118675990709	1.43216145284499e-05	200
ELSA_Stroke	Normal_fasting_70_lt100	first_positive	Complete_vs_seven_SAPA	Brier	-4.33204711912643e-06	-1.76445866236721e-05	4.89344363982052e-06	200
ELSA_Stroke	Normal_fasting_70_lt100	first_positive	Hb_after_Full7	Brier	-7.47036308559705e-05	-0.000578936489640878	0.000399647820888063	200
ELSA_Stroke	Normal_fasting_70_lt100	first_positive	Seven_SAPA_after_background	Brier	-3.65432886695214e-05	-0.000167229830654947	3.32941375598177e-05	200
ELSA_Stroke	Normal_fasting_70_lt100	first_positive	Seven_SAPA_after_Hb	Brier	-3.49734132801911e-05	-0.000182476464295085	4.31145268466529e-05	200
ELSA_Stroke	Normal_fasting_70_lt100	first_positive	Full8_vs_seven_SAPA_plus_Hb	Brier	-0.000702132513759553	-0.00450944715427247	-5.52391192130861e-05	200
ELSA_Stroke	Normal_fasting_70_lt110	interval	Hb_after_background	LogScore	0.000767881170341184	-0.0031136443338827	0.00382951020545382	200
ELSA_Stroke	Normal_fasting_70_lt110	interval	Hb_after_seven_SAPA	LogScore	0.00079742136034025	-0.00279527324083657	0.00410081783167435	200
ELSA_Stroke	Normal_fasting_70_lt110	interval	Complete_vs_seven_SAPA	LogScore	0.000111451656278655	-0.000478473000473423	0.000756363311481336	200
ELSA_Stroke	Normal_fasting_70_lt110	interval	Hb_after_Full7	LogScore	0.000694126544086959	-0.00570620174428113	0.00460588345853835	200
ELSA_Stroke	Normal_fasting_70_lt110	interval	Seven_SAPA_after_background	LogScore	-0.00255320878836873	-0.0107170484386147	0.00103684796433755	200
ELSA_Stroke	Normal_fasting_70_lt110	interval	Seven_SAPA_after_Hb	LogScore	-0.00252366859836967	-0.0108308898941616	0.00113724639487235	200
ELSA_Stroke	Normal_fasting_70_lt110	interval	Full8_vs_seven_SAPA_plus_Hb	LogScore	0.00172782986725513	-0.0354300333098082	0.00678674081421363	200
ELSA_Stroke	Normal_fasting_70_lt110	midpoint	Hb_after_background	AUC	0.0314777398970084	-0.0345091224080323	0.180440087476377	200
ELSA_Stroke	Normal_fasting_70_lt110	midpoint	Hb_after_seven_SAPA	AUC	0.0274589906681452	-0.0368486206653589	0.127079331021177	200
ELSA_Stroke	Normal_fasting_70_lt110	midpoint	Complete_vs_seven_SAPA	AUC	0.00351633969359111	-0.00732800605770994	0.0182601629782143	200
ELSA_Stroke	Normal_fasting_70_lt110	midpoint	Hb_after_Full7	AUC	0.0136424340587395	-0.0258837132027954	0.0680777871803747	200
ELSA_Stroke	Normal_fasting_70_lt110	midpoint	Seven_SAPA_after_background	AUC	-0.0380423537494774	-0.128037560042397	0.0693734453404684	200
ELSA_Stroke	Normal_fasting_70_lt110	midpoint	Seven_SAPA_after_Hb	AUC	-0.0420611029783406	-0.144101582824139	0.0612228841859509	200
ELSA_Stroke	Normal_fasting_70_lt110	midpoint	Full8_vs_seven_SAPA_plus_Hb	AUC	0.12831088212116	-0.070151118220984	0.255982845844993	200
ELSA_Stroke	Normal_fasting_70_lt110	midpoint	Hb_after_background	Brier	1.42105802063419e-05	-9.81424766238218e-05	9.02356751710109e-05	200
ELSA_Stroke	Normal_fasting_70_lt110	midpoint	Hb_after_seven_SAPA	Brier	6.82835692443137e-06	-0.0001269178735474	8.0483047943389e-05	200
ELSA_Stroke	Normal_fasting_70_lt110	midpoint	Complete_vs_seven_SAPA	Brier	2.50194617925151e-06	-1.71930836227569e-05	2.97293755733555e-05	200
ELSA_Stroke	Normal_fasting_70_lt110	midpoint	Hb_after_Full7	Brier	-4.92614075772446e-05	-0.000367421815119986	0.000415897907750407	200
ELSA_Stroke	Normal_fasting_70_lt110	midpoint	Seven_SAPA_after_background	Brier	-7.75505724497673e-05	-0.000495842663569488	4.23292254977662e-05	200
ELSA_Stroke	Normal_fasting_70_lt110	midpoint	Seven_SAPA_after_Hb	Brier	-8.49327957316778e-05	-0.00051562091616422	3.80403031776759e-05	200
ELSA_Stroke	Normal_fasting_70_lt110	midpoint	Full8_vs_seven_SAPA_plus_Hb	Brier	-0.00017702202588574	-0.00356464841378926	0.00133363570847853	200
ELSA_Stroke	Normal_fasting_70_lt110	first_positive	Hb_after_background	AUC	0.0627153624588482	-0.0647991751329126	0.234473253166035	196
ELSA_Stroke	Normal_fasting_70_lt110	first_positive	Hb_after_seven_SAPA	AUC	0.0825140043543497	-0.0498739879784662	0.296072317055303	196
ELSA_Stroke	Normal_fasting_70_lt110	first_positive	Complete_vs_seven_SAPA	AUC	-0.00794476128813781	-0.028762628385012	0.0215338213442003	196
ELSA_Stroke	Normal_fasting_70_lt110	first_positive	Hb_after_Full7	AUC	0.0251149177983457	-0.0294361422554563	0.100799805376135	196
ELSA_Stroke	Normal_fasting_70_lt110	first_positive	Seven_SAPA_after_background	AUC	-0.165958166948353	-0.40315083079817	0.0732161084617166	196
ELSA_Stroke	Normal_fasting_70_lt110	first_positive	Seven_SAPA_after_Hb	AUC	-0.146159525052852	-0.395522227007235	0.0719169247035697	196
ELSA_Stroke	Normal_fasting_70_lt110	first_positive	Full8_vs_seven_SAPA_plus_Hb	AUC	0.0532377630729033	-0.267960419724294	0.520484451523495	196
ELSA_Stroke	Normal_fasting_70_lt110	first_positive	Hb_after_background	Brier	3.96524667591524e-06	-0.000117633009323271	2.68882317326926e-05	200
ELSA_Stroke	Normal_fasting_70_lt110	first_positive	Hb_after_seven_SAPA	Brier	7.58050455718041e-06	-9.54394438570832e-05	4.34591366663376e-05	200
ELSA_Stroke	Normal_fasting_70_lt110	first_positive	Complete_vs_seven_SAPA	Brier	-3.35566441841701e-06	-2.02697698325349e-05	1.13273375738617e-05	200
ELSA_Stroke	Normal_fasting_70_lt110	first_positive	Hb_after_Full7	Brier	-3.9597846460019e-05	-0.000489031917751832	0.000369248935137536	200
ELSA_Stroke	Normal_fasting_70_lt110	first_positive	Seven_SAPA_after_background	Brier	-4.00968483104439e-05	-0.000172201383442363	9.93672915358209e-06	200
ELSA_Stroke	Normal_fasting_70_lt110	first_positive	Seven_SAPA_after_Hb	Brier	-3.64815904291787e-05	-0.000167013875308489	3.35131306195727e-05	200
ELSA_Stroke	Normal_fasting_70_lt110	first_positive	Full8_vs_seven_SAPA_plus_Hb	Brier	-0.000601679669163376	-0.00406589859317076	-6.68389274499807e-05	200
ELSA_Stroke	No_known_diabetes	interval	Hb_after_background	LogScore	0.000336955024088162	-0.0327101367740266	0.00278304848754766	200
ELSA_Stroke	No_known_diabetes	interval	Hb_after_seven_SAPA	LogScore	0.000286244337590016	-0.0848706684331913	0.00287985827087073	200
ELSA_Stroke	No_known_diabetes	interval	Complete_vs_seven_SAPA	LogScore	3.80263434086869e-05	-0.000656344665436101	0.000732515399836984	200
ELSA_Stroke	No_known_diabetes	interval	Hb_after_Full7	LogScore	-0.00146482752206012	-2.45489653629948	0.00271698140331502	200
ELSA_Stroke	No_known_diabetes	interval	Seven_SAPA_after_background	LogScore	-0.00276782302899599	-0.0101565697254229	0.00101440832528968	200
ELSA_Stroke	No_known_diabetes	interval	Seven_SAPA_after_Hb	LogScore	-0.00281853371549413	-0.0500341380739494	0.00132044648611041	200
ELSA_Stroke	No_known_diabetes	interval	Full8_vs_seven_SAPA_plus_Hb	LogScore	-0.00116658292685534	-2.39062265276601	0.0056471052280744	200
ELSA_Stroke	No_known_diabetes	midpoint	Hb_after_background	AUC	0.035759082039996	-0.0265573496224763	0.176318848740193	200
ELSA_Stroke	No_known_diabetes	midpoint	Hb_after_seven_SAPA	AUC	0.0319891978402133	-0.0315583902010533	0.12613311598634	200
ELSA_Stroke	No_known_diabetes	midpoint	Complete_vs_seven_SAPA	AUC	0.00398453647007102	-0.00864169201779104	0.0183261235475163	200
ELSA_Stroke	No_known_diabetes	midpoint	Hb_after_Full7	AUC	0.0153884772491597	-0.0237420095235548	0.0736858865795171	200
ELSA_Stroke	No_known_diabetes	midpoint	Seven_SAPA_after_background	AUC	-0.0426061128902391	-0.131808240482722	0.0754574716983138	200
ELSA_Stroke	No_known_diabetes	midpoint	Seven_SAPA_after_Hb	AUC	-0.0463759970900218	-0.143584030062044	0.0604041196436279	200
ELSA_Stroke	No_known_diabetes	midpoint	Full8_vs_seven_SAPA_plus_Hb	AUC	0.0956492128407657	-0.0850607586086209	0.238603377933366	200
ELSA_Stroke	No_known_diabetes	midpoint	Hb_after_background	Brier	3.46173355706136e-05	-0.00022054366974486	0.000213686623716989	200
ELSA_Stroke	No_known_diabetes	midpoint	Hb_after_seven_SAPA	Brier	2.62551640294734e-05	-0.000213929623834589	0.00019683860593291	200
ELSA_Stroke	No_known_diabetes	midpoint	Complete_vs_seven_SAPA	Brier	3.43797171349636e-07	-2.33043899066813e-05	3.88296443513904e-05	200
ELSA_Stroke	No_known_diabetes	midpoint	Hb_after_Full7	Brier	-3.81685401609454e-05	-0.00108858273213513	0.000377466746519285	200
ELSA_Stroke	No_known_diabetes	midpoint	Seven_SAPA_after_background	Brier	-8.77784597495684e-05	-0.000512449996425349	4.43187358720063e-05	200
ELSA_Stroke	No_known_diabetes	midpoint	Seven_SAPA_after_Hb	Brier	-9.61406312907087e-05	-0.000465256594664884	3.78627524964665e-05	200
ELSA_Stroke	No_known_diabetes	midpoint	Full8_vs_seven_SAPA_plus_Hb	Brier	-0.000238262499866221	-0.00340230013487407	0.00112245823100233	200
ELSA_Stroke	No_known_diabetes	first_positive	Hb_after_background	AUC	0.067035357306772	-0.0630004661715381	0.2313130972309	196
ELSA_Stroke	No_known_diabetes	first_positive	Hb_after_seven_SAPA	AUC	0.0836624853415652	-0.0505880583038403	0.298254445322032	196
ELSA_Stroke	No_known_diabetes	first_positive	Complete_vs_seven_SAPA	AUC	-0.00774384514482296	-0.0277212004165553	0.0195889324724047	196
ELSA_Stroke	No_known_diabetes	first_positive	Hb_after_Full7	AUC	0.0249977120185167	-0.0271981620798683	0.098551861014859	196
ELSA_Stroke	No_known_diabetes	first_positive	Seven_SAPA_after_background	AUC	-0.165503000148618	-0.386100677864891	0.0728414266164113	196
ELSA_Stroke	No_known_diabetes	first_positive	Seven_SAPA_after_Hb	AUC	-0.148875872113825	-0.393706031474502	0.0748430820021444	196
ELSA_Stroke	No_known_diabetes	first_positive	Full8_vs_seven_SAPA_plus_Hb	AUC	0.0572855462931637	-0.260670480828809	0.515968711833115	196
ELSA_Stroke	No_known_diabetes	first_positive	Hb_after_background	Brier	-7.30642636748505e-07	-0.000279649220680182	3.90247559480875e-05	200
ELSA_Stroke	No_known_diabetes	first_positive	Hb_after_seven_SAPA	Brier	3.03422969503671e-06	-0.000224186083201524	6.68285643011926e-05	200
ELSA_Stroke	No_known_diabetes	first_positive	Complete_vs_seven_SAPA	Brier	-4.60240168681601e-06	-2.66561026475776e-05	1.81902514457087e-05	200
ELSA_Stroke	No_known_diabetes	first_positive	Hb_after_Full7	Brier	-3.0378308388185e-05	-0.000999897013613867	0.000336168846581841	200
ELSA_Stroke	No_known_diabetes	first_positive	Seven_SAPA_after_background	Brier	-4.16744133579679e-05	-0.000217908129871572	1.20918892566743e-05	200
ELSA_Stroke	No_known_diabetes	first_positive	Seven_SAPA_after_Hb	Brier	-3.79095410261827e-05	-0.000174660418263149	6.07801575182325e-05	200
ELSA_Stroke	No_known_diabetes	first_positive	Full8_vs_seven_SAPA_plus_Hb	Brier	-0.000575742018995958	-0.00393894169016564	-7.76208901762123e-05	200
ELSA_MI	Normal_fasting_70_lt100	interval	Hb_after_background	LogScore	-0.000286947813841532	-0.00302520262626014	0.00108746281568175	200
ELSA_MI	Normal_fasting_70_lt100	interval	Hb_after_seven_SAPA	LogScore	-8.84012605897322e-05	-0.00281506635723136	0.00176415118108562	200
ELSA_MI	Normal_fasting_70_lt100	interval	Complete_vs_seven_SAPA	LogScore	-0.000438955038425892	-0.00167857958882153	0.00037114154100432	200
ELSA_MI	Normal_fasting_70_lt100	interval	Hb_after_Full7	LogScore	-0.000419312812314124	-0.00498086961609621	0.00209603858825547	200
ELSA_MI	Normal_fasting_70_lt100	interval	Seven_SAPA_after_background	LogScore	0.00551822756410787	0.000267021190302991	0.0123498251717361	200
ELSA_MI	Normal_fasting_70_lt100	interval	Seven_SAPA_after_Hb	LogScore	0.00571677411735967	0.000290902561446065	0.0124452300913112	200
ELSA_MI	Normal_fasting_70_lt100	interval	Full8_vs_seven_SAPA_plus_Hb	LogScore	-0.00354246075956731	-0.0206637063612385	0.0021768754144139	200
ELSA_MI	Normal_fasting_70_lt100	midpoint	Hb_after_background	AUC	-0.0161825238171827	-0.0900936788012981	0.0400259900578805	200
ELSA_MI	Normal_fasting_70_lt100	midpoint	Hb_after_seven_SAPA	AUC	0.000225974746986823	-0.0462345852587714	0.0314259431228469	200
ELSA_MI	Normal_fasting_70_lt100	midpoint	Complete_vs_seven_SAPA	AUC	-0.00484358998640055	-0.0290967691244064	0.00855176627067932	200
ELSA_MI	Normal_fasting_70_lt100	midpoint	Hb_after_Full7	AUC	-0.00751721217512036	-0.0506352915488989	0.0163612149889358	200
ELSA_MI	Normal_fasting_70_lt100	midpoint	Seven_SAPA_after_background	AUC	0.141735885679282	0.0153638343374362	0.34936749747357	200
ELSA_MI	Normal_fasting_70_lt100	midpoint	Seven_SAPA_after_Hb	AUC	0.158144384243451	0.015500417333824	0.377145090234197	200
ELSA_MI	Normal_fasting_70_lt100	midpoint	Full8_vs_seven_SAPA_plus_Hb	AUC	-0.0268972847590611	-0.247699958333105	0.143641177841907	200
ELSA_MI	Normal_fasting_70_lt100	midpoint	Hb_after_background	Brier	-2.12430695108613e-05	-0.000182597298585051	1.48431009070478e-05	200
ELSA_MI	Normal_fasting_70_lt100	midpoint	Hb_after_seven_SAPA	Brier	-7.62744329611802e-05	-0.000530689392550805	2.04582765413125e-05	200
ELSA_MI	Normal_fasting_70_lt100	midpoint	Complete_vs_seven_SAPA	Brier	-8.49589712042208e-06	-5.86086794342171e-05	4.97249938424488e-05	200
ELSA_MI	Normal_fasting_70_lt100	midpoint	Hb_after_Full7	Brier	-7.60216584129256e-05	-0.000740168395027886	0.00027935991375384	200
ELSA_MI	Normal_fasting_70_lt100	midpoint	Seven_SAPA_after_background	Brier	0.000244593275257863	-0.000103531257602445	0.000714415813275911	200
ELSA_MI	Normal_fasting_70_lt100	midpoint	Seven_SAPA_after_Hb	Brier	0.000189561911807544	-0.000328883907088328	0.00055197436847409	200
ELSA_MI	Normal_fasting_70_lt100	midpoint	Full8_vs_seven_SAPA_plus_Hb	Brier	-0.000311340873329452	-0.00248440139391361	-1.0726294981415e-05	200
ELSA_MI	Normal_fasting_70_lt100	first_positive	Hb_after_background	AUC	-0.0275876030225859	-0.137107264298207	0.056630434123202	200
ELSA_MI	Normal_fasting_70_lt100	first_positive	Hb_after_seven_SAPA	AUC	0.00030754716749859	-0.0647170522584836	0.0263059553937014	200
ELSA_MI	Normal_fasting_70_lt100	first_positive	Complete_vs_seven_SAPA	AUC	-0.00380075275813208	-0.024837958807143	0.0132837253279852	200
ELSA_MI	Normal_fasting_70_lt100	first_positive	Hb_after_Full7	AUC	-0.00836404770058741	-0.0640810190758073	0.0174762694734028	200
ELSA_MI	Normal_fasting_70_lt100	first_positive	Seven_SAPA_after_background	AUC	0.105147432399492	0.000471994282516173	0.337812524710906	200
ELSA_MI	Normal_fasting_70_lt100	first_positive	Seven_SAPA_after_Hb	AUC	0.133042582589577	-0.00334217828483647	0.381853408757267	200
ELSA_MI	Normal_fasting_70_lt100	first_positive	Full8_vs_seven_SAPA_plus_Hb	AUC	0.0232040638855335	-0.167739960600844	0.195279653407065	200
ELSA_MI	Normal_fasting_70_lt100	first_positive	Hb_after_background	Brier	-2.36394688616689e-05	-0.000176604740479853	1.53217990468568e-05	200
ELSA_MI	Normal_fasting_70_lt100	first_positive	Hb_after_seven_SAPA	Brier	-9.0169778708361e-05	-0.000573618052549071	2.61911375388672e-05	200
ELSA_MI	Normal_fasting_70_lt100	first_positive	Complete_vs_seven_SAPA	Brier	-1.61610246156296e-06	-4.10402279323831e-05	5.22259246239595e-05	200
ELSA_MI	Normal_fasting_70_lt100	first_positive	Hb_after_Full7	Brier	-8.14610840456382e-05	-0.000718569835859761	0.000271048201102889	200
ELSA_MI	Normal_fasting_70_lt100	first_positive	Seven_SAPA_after_background	Brier	0.00020769623886762	-0.000110441642023757	0.000624840802095639	200
ELSA_MI	Normal_fasting_70_lt100	first_positive	Seven_SAPA_after_Hb	Brier	0.000141165929020928	-0.000334561682363817	0.000510208978120186	200
ELSA_MI	Normal_fasting_70_lt100	first_positive	Full8_vs_seven_SAPA_plus_Hb	Brier	-0.000294263844655137	-0.00241506621939331	-2.00179053803913e-06	200
ELSA_MI	Normal_fasting_70_lt110	interval	Hb_after_background	LogScore	-0.000404000757764575	-0.0037062410558123	0.000951635300665217	200
ELSA_MI	Normal_fasting_70_lt110	interval	Hb_after_seven_SAPA	LogScore	-0.000411063977487039	-0.00306496198537531	0.00104420445716753	200
ELSA_MI	Normal_fasting_70_lt110	interval	Complete_vs_seven_SAPA	LogScore	-0.000193487024913785	-0.00111917629964456	0.00035345892779828	200
ELSA_MI	Normal_fasting_70_lt110	interval	Hb_after_Full7	LogScore	-0.000417648328527795	-0.00495668797809075	0.00202184746462894	200
ELSA_MI	Normal_fasting_70_lt110	interval	Seven_SAPA_after_background	LogScore	0.00350344179330837	-0.00110561802013601	0.00809357411471827	200
ELSA_MI	Normal_fasting_70_lt110	interval	Seven_SAPA_after_Hb	LogScore	0.00349637857358591	-0.00103312281531398	0.00874238893494501	200
ELSA_MI	Normal_fasting_70_lt110	interval	Full8_vs_seven_SAPA_plus_Hb	LogScore	-0.00409570772037803	-0.0213959969189616	0.000789853132292279	200
ELSA_MI	Normal_fasting_70_lt110	midpoint	Hb_after_background	AUC	-0.00417508394838828	-0.0625286227884756	0.0370408896242886	200
ELSA_MI	Normal_fasting_70_lt110	midpoint	Hb_after_seven_SAPA	AUC	-0.0041089310936675	-0.0350785793010481	0.0231092774735055	200
ELSA_MI	Normal_fasting_70_lt110	midpoint	Complete_vs_seven_SAPA	AUC	-0.00366362323269309	-0.0234787215487989	0.0067490654927849	200
ELSA_MI	Normal_fasting_70_lt110	midpoint	Hb_after_Full7	AUC	-0.00929116619501691	-0.0350487751133065	0.0151766810500282	200
ELSA_MI	Normal_fasting_70_lt110	midpoint	Seven_SAPA_after_background	AUC	0.109636030237381	-0.00450169930067418	0.28639177573326	200
ELSA_MI	Normal_fasting_70_lt110	midpoint	Seven_SAPA_after_Hb	AUC	0.109702183092102	-0.000850148119499238	0.305939182549099	200
ELSA_MI	Normal_fasting_70_lt110	midpoint	Full8_vs_seven_SAPA_plus_Hb	AUC	-0.0462679203026615	-0.199248635468321	0.0960846256317251	200
ELSA_MI	Normal_fasting_70_lt110	midpoint	Hb_after_background	Brier	-3.22719608103449e-05	-0.000239590804328618	1.36740313289344e-05	200
ELSA_MI	Normal_fasting_70_lt110	midpoint	Hb_after_seven_SAPA	Brier	-9.02195469354664e-05	-0.000644498206946632	1.06585071098579e-05	200
ELSA_MI	Normal_fasting_70_lt110	midpoint	Complete_vs_seven_SAPA	Brier	-3.1812271611073e-07	-3.42672480465416e-05	4.91263138820651e-05	200
ELSA_MI	Normal_fasting_70_lt110	midpoint	Hb_after_Full7	Brier	-7.29725762881536e-05	-0.000734616882809123	0.000260655351769925	200
ELSA_MI	Normal_fasting_70_lt110	midpoint	Seven_SAPA_after_background	Brier	0.00017147933165376	-0.000101306505185152	0.000454666728722216	200
ELSA_MI	Normal_fasting_70_lt110	midpoint	Seven_SAPA_after_Hb	Brier	0.000113531745528639	-0.000333542122288971	0.000388057104470712	200
ELSA_MI	Normal_fasting_70_lt110	midpoint	Full8_vs_seven_SAPA_plus_Hb	Brier	-0.000208556969559494	-0.00221471320371064	9.83399275282298e-05	200
ELSA_MI	Normal_fasting_70_lt110	first_positive	Hb_after_background	AUC	-0.00679309381323467	-0.079475893558501	0.0438586258695097	200
ELSA_MI	Normal_fasting_70_lt110	first_positive	Hb_after_seven_SAPA	AUC	-0.00577796204753467	-0.0466831910756657	0.0305287937407897	200
ELSA_MI	Normal_fasting_70_lt110	first_positive	Complete_vs_seven_SAPA	AUC	-0.00316602571338409	-0.017642902190583	0.0119272012511635	200
ELSA_MI	Normal_fasting_70_lt110	first_positive	Hb_after_Full7	AUC	-0.0111366562455609	-0.0471131936541141	0.0218589224335382	200
ELSA_MI	Normal_fasting_70_lt110	first_positive	Seven_SAPA_after_background	AUC	0.081960038696947	-0.0460224430153965	0.280441514092025	200
ELSA_MI	Normal_fasting_70_lt110	first_positive	Seven_SAPA_after_Hb	AUC	0.082975170462647	-0.0428091166566422	0.28379785244729	200
ELSA_MI	Normal_fasting_70_lt110	first_positive	Full8_vs_seven_SAPA_plus_Hb	AUC	-0.0234799551018319	-0.149465949026334	0.104135390066362	200
ELSA_MI	Normal_fasting_70_lt110	first_positive	Hb_after_background	Brier	-3.95635241158838e-05	-0.000249611753789558	2.38251058871282e-05	200
ELSA_MI	Normal_fasting_70_lt110	first_positive	Hb_after_seven_SAPA	Brier	-0.000110660093315404	-0.000680380218882022	2.97854781318057e-05	200
ELSA_MI	Normal_fasting_70_lt110	first_positive	Complete_vs_seven_SAPA	Brier	1.39134920583671e-05	-1.62621278702236e-05	7.50590456399818e-05	200
ELSA_MI	Normal_fasting_70_lt110	first_positive	Hb_after_Full7	Brier	-7.89078518702493e-05	-0.000739216151955815	0.000162003889346852	200
ELSA_MI	Normal_fasting_70_lt110	first_positive	Seven_SAPA_after_background	Brier	0.000101547035748455	-0.000201271994745961	0.000403640239341466	200
ELSA_MI	Normal_fasting_70_lt110	first_positive	Seven_SAPA_after_Hb	Brier	3.04504665489345e-05	-0.000570045397985117	0.000300412917043433	200
ELSA_MI	Normal_fasting_70_lt110	first_positive	Full8_vs_seven_SAPA_plus_Hb	Brier	-0.000335311342152251	-0.00230813271751224	-5.752524965282e-05	200
ELSA_MI	No_known_diabetes	interval	Hb_after_background	LogScore	-0.000449861103848981	-0.00541044291259035	0.00196978439331116	200
ELSA_MI	No_known_diabetes	interval	Hb_after_seven_SAPA	LogScore	-0.000459258904358828	-0.00486825858222111	0.00250617160204587	200
ELSA_MI	No_known_diabetes	interval	Complete_vs_seven_SAPA	LogScore	-0.000368654223331516	-0.00275637819882663	0.000386939158070329	200
ELSA_MI	No_known_diabetes	interval	Hb_after_Full7	LogScore	-0.000508828145689574	-0.0139089383409341	0.00442717738820231	200
ELSA_MI	No_known_diabetes	interval	Seven_SAPA_after_background	LogScore	0.00364737301042263	-0.00152930308878478	0.00852058656653591	200
ELSA_MI	No_known_diabetes	interval	Seven_SAPA_after_Hb	LogScore	0.00363797520991278	-0.00135724122412249	0.00923124626902143	200
ELSA_MI	No_known_diabetes	interval	Full8_vs_seven_SAPA_plus_Hb	LogScore	-0.00457897808548675	-0.0338290165947378	-6.29126480448916e-05	200
ELSA_MI	No_known_diabetes	midpoint	Hb_after_background	AUC	-0.0168932135830588	-0.0911173730759326	0.0316819135582081	200
ELSA_MI	No_known_diabetes	midpoint	Hb_after_seven_SAPA	AUC	-0.011660085507961	-0.0587146342953717	0.0178200292425805	200
ELSA_MI	No_known_diabetes	midpoint	Complete_vs_seven_SAPA	AUC	-0.00292681959786412	-0.021630427274036	0.00732204276791184	200
ELSA_MI	No_known_diabetes	midpoint	Hb_after_Full7	AUC	-0.0104756517248666	-0.0417772013211865	0.0197429735133862	200
ELSA_MI	No_known_diabetes	midpoint	Seven_SAPA_after_background	AUC	0.0796104422296017	-0.00741529333379902	0.244052119546077	200
ELSA_MI	No_known_diabetes	midpoint	Seven_SAPA_after_Hb	AUC	0.0848435703046995	-0.00694388465994789	0.248657888243533	200
ELSA_MI	No_known_diabetes	midpoint	Full8_vs_seven_SAPA_plus_Hb	AUC	-0.0676206071482752	-0.180440893876261	0.0685710946904282	200
ELSA_MI	No_known_diabetes	midpoint	Hb_after_background	Brier	-2.45360211127872e-05	-0.000493463137500863	0.000218647732620712	200
ELSA_MI	No_known_diabetes	midpoint	Hb_after_seven_SAPA	Brier	1.20272054343618e-05	-0.000632331223815449	0.000464392640752315	200
ELSA_MI	No_known_diabetes	midpoint	Complete_vs_seven_SAPA	Brier	-4.13419793019142e-05	-0.000306321432091447	6.08338809345047e-05	200
ELSA_MI	No_known_diabetes	midpoint	Hb_after_Full7	Brier	6.74794768294289e-05	-0.00122987289278339	0.000695068254281833	200
ELSA_MI	No_known_diabetes	midpoint	Seven_SAPA_after_background	Brier	0.000219027310361122	-0.000525957780899259	0.000938349166558931	200
ELSA_MI	No_known_diabetes	midpoint	Seven_SAPA_after_Hb	Brier	0.000255590536908271	-0.000579373406404858	0.00101956143402405	200
ELSA_MI	No_known_diabetes	midpoint	Full8_vs_seven_SAPA_plus_Hb	Brier	0.000286007148325374	-0.00239812248138026	0.000983371973943445	200
ELSA_MI	No_known_diabetes	first_positive	Hb_after_background	AUC	-0.00406821890097531	-0.0698884285511699	0.0641535316991916	200
ELSA_MI	No_known_diabetes	first_positive	Hb_after_seven_SAPA	AUC	0.00015097564536326	-0.0364608679518962	0.057419879641678	200
ELSA_MI	No_known_diabetes	first_positive	Complete_vs_seven_SAPA	AUC	-0.00386724232759783	-0.0258552500573764	0.00995605618754596	200
ELSA_MI	No_known_diabetes	first_positive	Hb_after_Full7	AUC	-0.00797989519339648	-0.0407061407003931	0.0243877206217726	200
ELSA_MI	No_known_diabetes	first_positive	Seven_SAPA_after_background	AUC	0.0580084383998209	-0.0474647612321564	0.2448140819372	200
ELSA_MI	No_known_diabetes	first_positive	Seven_SAPA_after_Hb	AUC	0.0622276329461595	-0.0461713564305582	0.247546480983652	200
ELSA_MI	No_known_diabetes	first_positive	Full8_vs_seven_SAPA_plus_Hb	AUC	-0.00990665730366502	-0.137532089782467	0.129083023015695	200
ELSA_MI	No_known_diabetes	first_positive	Hb_after_background	Brier	-2.99387787378019e-05	-0.000483383456829758	0.0001309118619499	200
ELSA_MI	No_known_diabetes	first_positive	Hb_after_seven_SAPA	Brier	-0.00010079627123474	-0.000777128440530369	8.5569231223993e-05	200
ELSA_MI	No_known_diabetes	first_positive	Complete_vs_seven_SAPA	Brier	3.34862310691873e-05	-0.000138416191204467	0.000153509756067649	200
ELSA_MI	No_known_diabetes	first_positive	Hb_after_Full7	Brier	-0.000186379282951636	-0.00110178680892263	0.0002893792563441	200
ELSA_MI	No_known_diabetes	first_positive	Seven_SAPA_after_background	Brier	-5.85807798311952e-05	-0.000600433213192233	0.0002737002452105	200
ELSA_MI	No_known_diabetes	first_positive	Seven_SAPA_after_Hb	Brier	-0.000129438272328133	-0.000844570479338229	0.000205348586799607	200
ELSA_MI	No_known_diabetes	first_positive	Full8_vs_seven_SAPA_plus_Hb	Brier	-0.000462669595123831	-0.00294964777057031	-5.29170849879228e-05	200
