## Supplementary tables, figure source data and SAPA calculator for "A shared cardiovascular and cerebrovascular risk marker phenotype: physiological context and prognosis": HbA1c_Omission_Populations.tsv

context	group	n	clusters	all_reports	definite_by_horizon	cross_horizon	known_negative_through_horizon	age_min	age_max	Hb_ge5_7	Hb_ge6_5	horizon
CHARLS_Stroke	No_known_diabetes	5478	407	381	381	0	4576	35	74	421	99	7.00068446269678
ELSA_Stroke	Normal_fasting_70_lt100	983	874	18	4	14	734	42	69	423	6	6
ELSA_Stroke	Normal_fasting_70_lt110	1228	1076	22	4	18	912	42	69	573	7	6
ELSA_Stroke	No_known_diabetes	1323	1156	25	4	21	971	42	69	642	20	6
ELSA_MI	Normal_fasting_70_lt100	983	874	13	9	4	740	42	69	423	6	6
ELSA_MI	Normal_fasting_70_lt110	1228	1076	18	13	5	917	42	69	573	7	6
ELSA_MI	No_known_diabetes	1323	1156	23	15	8	976	42	69	642	20	6
