## Supplementary tables, figure source data and SAPA calculator for "A shared cardiovascular and cerebrovascular risk marker phenotype: physiological context and prognosis": Historical_Biomarker_Screen_FullPrecision.csv

assay	n	model	comparator	delta_r2_pp	lower95_pp	upper95_pp	bootstrap_n	reference_identity	target	interval_scope
IL6	3464	SAPA_Spline	Basic	6.9264659068893994	5.2504748204628795	8.628694204772671	200	P4B historical NHANES frozen reference, 2026-09-06; not a current-D rerun	log biomarker concentration; family cross-validation, not disease risk	conditional 200 household bootstrap draws; pointwise, not simultaneous
IL6	3464	CRP_BMI_NoCRP_Spline	CRP_BMI_Spline	-0.06023797434745	-0.81225925512774	0.37732979936992	200	P4B historical NHANES frozen reference, 2026-09-06; not a current-D rerun	log biomarker concentration; family cross-validation, not disease risk	conditional 200 household bootstrap draws; pointwise, not simultaneous
IL6	3464	SAPA_Spline	EqualWeight_Spline	0.64488246558702	0.31205800778459	0.97337697615206	200	P4B historical NHANES frozen reference, 2026-09-06; not a current-D rerun	log biomarker concentration; family cross-validation, not disease risk	conditional 200 household bootstrap draws; pointwise, not simultaneous
IL6	3464	SAPA_Spline	PC1_Spline	-1.8230325034112298	-2.1836747687366103	-1.5368689245201401	200	P4B historical NHANES frozen reference, 2026-09-06; not a current-D rerun	log biomarker concentration; family cross-validation, not disease risk	conditional 200 household bootstrap draws; pointwise, not simultaneous
IL6	3464	SAPA_Spline	Full8_Spline	-14.171459868317099	-17.104300953011702	-10.3513981237983	200	P4B historical NHANES frozen reference, 2026-09-06; not a current-D rerun	log biomarker concentration; family cross-validation, not disease risk	conditional 200 household bootstrap draws; pointwise, not simultaneous
IL10	3464	SAPA_Spline	Basic	2.24648002731861	1.1657097664540201	3.41122983603341	200	P4B historical NHANES frozen reference, 2026-09-06; not a current-D rerun	log biomarker concentration; family cross-validation, not disease risk	conditional 200 household bootstrap draws; pointwise, not simultaneous
IL10	3464	CRP_BMI_NoCRP_Spline	CRP_BMI_Spline	0.13179125774050998	-0.54624383341898	0.62384182659302	200	P4B historical NHANES frozen reference, 2026-09-06; not a current-D rerun	log biomarker concentration; family cross-validation, not disease risk	conditional 200 household bootstrap draws; pointwise, not simultaneous
IL10	3464	SAPA_Spline	EqualWeight_Spline	0.34870383048410003	0.18763131514486	0.54523712698326	200	P4B historical NHANES frozen reference, 2026-09-06; not a current-D rerun	log biomarker concentration; family cross-validation, not disease risk	conditional 200 household bootstrap draws; pointwise, not simultaneous
IL10	3464	SAPA_Spline	PC1_Spline	-0.51626202654593	-0.70675499340498	-0.35678193149926	200	P4B historical NHANES frozen reference, 2026-09-06; not a current-D rerun	log biomarker concentration; family cross-validation, not disease risk	conditional 200 household bootstrap draws; pointwise, not simultaneous
IL10	3464	SAPA_Spline	Full8_Spline	-6.02121644544895	-7.946998590878359	-3.7773570224593005	200	P4B historical NHANES frozen reference, 2026-09-06; not a current-D rerun	log biomarker concentration; family cross-validation, not disease risk	conditional 200 household bootstrap draws; pointwise, not simultaneous
IL1RA	3464	SAPA_Spline	Basic	15.1221292116195	12.3910456522491	17.333122251438198	200	P4B historical NHANES frozen reference, 2026-09-06; not a current-D rerun	log biomarker concentration; family cross-validation, not disease risk	conditional 200 household bootstrap draws; pointwise, not simultaneous
IL1RA	3464	CRP_BMI_NoCRP_Spline	CRP_BMI_Spline	2.40824276365309	1.28879832791709	3.3757396844379404	200	P4B historical NHANES frozen reference, 2026-09-06; not a current-D rerun	log biomarker concentration; family cross-validation, not disease risk	conditional 200 household bootstrap draws; pointwise, not simultaneous
IL1RA	3464	SAPA_Spline	EqualWeight_Spline	2.00419558797876	1.60062926481205	2.36482600623953	200	P4B historical NHANES frozen reference, 2026-09-06; not a current-D rerun	log biomarker concentration; family cross-validation, not disease risk	conditional 200 household bootstrap draws; pointwise, not simultaneous
IL1RA	3464	SAPA_Spline	PC1_Spline	-1.82544550387148	-2.2313377449624	-1.46676244286182	200	P4B historical NHANES frozen reference, 2026-09-06; not a current-D rerun	log biomarker concentration; family cross-validation, not disease risk	conditional 200 household bootstrap draws; pointwise, not simultaneous
IL1RA	3464	SAPA_Spline	Full8_Spline	-8.98188303673737	-11.0340017433472	-6.37302270604102	200	P4B historical NHANES frozen reference, 2026-09-06; not a current-D rerun	log biomarker concentration; family cross-validation, not disease risk	conditional 200 household bootstrap draws; pointwise, not simultaneous
sTNFR1	3464	SAPA_Spline	Basic	4.38176960173633	3.17048820730291	5.78656692759321	200	P4B historical NHANES frozen reference, 2026-09-06; not a current-D rerun	log biomarker concentration; family cross-validation, not disease risk	conditional 200 household bootstrap draws; pointwise, not simultaneous
sTNFR1	3464	CRP_BMI_NoCRP_Spline	CRP_BMI_Spline	0.55663893822196	-0.12082719667733	1.20898097283601	200	P4B historical NHANES frozen reference, 2026-09-06; not a current-D rerun	log biomarker concentration; family cross-validation, not disease risk	conditional 200 household bootstrap draws; pointwise, not simultaneous
sTNFR1	3464	SAPA_Spline	EqualWeight_Spline	0.60147919331461	0.40660005942705	0.8265984866788	200	P4B historical NHANES frozen reference, 2026-09-06; not a current-D rerun	log biomarker concentration; family cross-validation, not disease risk	conditional 200 household bootstrap draws; pointwise, not simultaneous
sTNFR1	3464	SAPA_Spline	PC1_Spline	-0.8673396096755499	-1.06572550461324	-0.6712930933386301	200	P4B historical NHANES frozen reference, 2026-09-06; not a current-D rerun	log biomarker concentration; family cross-validation, not disease risk	conditional 200 household bootstrap draws; pointwise, not simultaneous
sTNFR1	3464	SAPA_Spline	Full8_Spline	-8.459602675174189	-10.1251706612548	-5.55013531520154	200	P4B historical NHANES frozen reference, 2026-09-06; not a current-D rerun	log biomarker concentration; family cross-validation, not disease risk	conditional 200 household bootstrap draws; pointwise, not simultaneous
TGFbeta1	3464	SAPA_Spline	Basic	1.08951254044015	0.30960296932538	1.8344829549070198	200	P4B historical NHANES frozen reference, 2026-09-06; not a current-D rerun	log biomarker concentration; family cross-validation, not disease risk	conditional 200 household bootstrap draws; pointwise, not simultaneous
TGFbeta1	3464	CRP_BMI_NoCRP_Spline	CRP_BMI_Spline	0.8709363511975401	0.14857237018349	1.58555561098532	200	P4B historical NHANES frozen reference, 2026-09-06; not a current-D rerun	log biomarker concentration; family cross-validation, not disease risk	conditional 200 household bootstrap draws; pointwise, not simultaneous
TGFbeta1	3464	SAPA_Spline	EqualWeight_Spline	-0.06821707631379001	-0.22056692405667003	0.06943044684422	200	P4B historical NHANES frozen reference, 2026-09-06; not a current-D rerun	log biomarker concentration; family cross-validation, not disease risk	conditional 200 household bootstrap draws; pointwise, not simultaneous
TGFbeta1	3464	SAPA_Spline	PC1_Spline	0.17848999356644002	0.07018119289829	0.29040817078131	200	P4B historical NHANES frozen reference, 2026-09-06; not a current-D rerun	log biomarker concentration; family cross-validation, not disease risk	conditional 200 household bootstrap draws; pointwise, not simultaneous
TGFbeta1	3464	SAPA_Spline	Full8_Spline	-1.79397168457619	-2.57889536064837	-0.22854905498211	200	P4B historical NHANES frozen reference, 2026-09-06; not a current-D rerun	log biomarker concentration; family cross-validation, not disease risk	conditional 200 household bootstrap draws; pointwise, not simultaneous
NTproBNP	3406	SAPA_Spline	Basic	0.10940452876933	-0.27614088855595004	0.40235058488561004	200	P4B historical NHANES frozen reference, 2026-09-06; not a current-D rerun	log biomarker concentration; family cross-validation, not disease risk	conditional 200 household bootstrap draws; pointwise, not simultaneous
NTproBNP	3406	CRP_BMI_NoCRP_Spline	CRP_BMI_Spline	0.23131118591431998	-0.29962208292478004	0.67793065996447	200	P4B historical NHANES frozen reference, 2026-09-06; not a current-D rerun	log biomarker concentration; family cross-validation, not disease risk	conditional 200 household bootstrap draws; pointwise, not simultaneous
NTproBNP	3406	SAPA_Spline	EqualWeight_Spline	-0.03267585415561	-0.13601965716752	0.06763039632859	200	P4B historical NHANES frozen reference, 2026-09-06; not a current-D rerun	log biomarker concentration; family cross-validation, not disease risk	conditional 200 household bootstrap draws; pointwise, not simultaneous
NTproBNP	3406	SAPA_Spline	PC1_Spline	0.08848799489417	-0.00957932899649183	0.1925610816355	200	P4B historical NHANES frozen reference, 2026-09-06; not a current-D rerun	log biomarker concentration; family cross-validation, not disease risk	conditional 200 household bootstrap draws; pointwise, not simultaneous
NTproBNP	3406	SAPA_Spline	Full8_Spline	-4.74012462681496	-6.05869206028314	-2.42056363273671	200	P4B historical NHANES frozen reference, 2026-09-06; not a current-D rerun	log biomarker concentration; family cross-validation, not disease risk	conditional 200 household bootstrap draws; pointwise, not simultaneous
