## Supplementary tables, figure source data and SAPA calculator for "A shared cardiovascular and cerebrovascular risk marker phenotype: physiological context and prognosis": Horizon_Observation_Support.csv

key	n	reports_any_followup	assigned_events	interval_crossing_horizon	confirmed_negative_horizon	last_negative_before_horizon	tau
CHARLS_Stroke__Original_lower__midpoint	3535	166	166	0	3113	256	7.00068446269678
CHARLS_Stroke__Original_lower__first_positive	3535	166	166	0	3113	256	7.00068446269678
CHARLS_Stroke__Four_setting_lower__midpoint	2195	81	81	0	1983	131	7.00068446269678
CHARLS_Stroke__Four_setting_lower__first_positive	2195	81	81	0	1983	131	7.00068446269678
ELSA_Stroke__Original_lower__midpoint	1293	17	16	12	959	317	6
ELSA_Stroke__Original_lower__first_positive	1293	17	5	12	959	317	6
ELSA_MI__Original_lower__midpoint	1293	15	11	6	961	317	6
ELSA_MI__Original_lower__first_positive	1293	15	9	6	961	317	6
