## Supplementary tables, figure source data and SAPA calculator for "A shared cardiovascular and cerebrovascular risk marker phenotype: physiological context and prognosis": HRS_FullSample_Timing.csv

quantity	value
blood_to_entry_min_years	0.777207392197125
blood_to_entry_median_years	1.79466119096509
blood_to_entry_max_years	2.93429158110883
last_observation_min_years	1.16666666666652
last_observation_median_years	4
last_observation_max_years	5.41666666666652
