## Supplementary tables, figure source data and SAPA calculator for "A shared cardiovascular and cerebrovascular risk marker phenotype: physiological context and prognosis": HRS_LowerRisk_Sample_Flow.csv

scope	n	stroke_reports	deaths	unknown_death_paths	known_stroke_by_four	known_no_by_four	unresolved_four	households	median_last_observation	female	age2016_mean	pce_mean	S_mean	LDL_ge190	HbA1c_ge6.5
current	2282	82	112	15	65	1113	1104	1851	4	1352	67.6021034180543	0.113710563249497	0.371955400817915	32	346
age2016_40_79	2018	67	71	8	55	949	1014	1635	3.91666666666674	1195	65.6258671952428	0.113710563249497	0.422836425611303	28	306
recent_heart_diabetes_clear	1142	26	30	3	21	537	584	996	3.91666666666674	703	64.5980735551664	0.113710563249497	0.150025871828105	21	39
also_prior_raw_history_clear	1056	24	25	3	20	493	543	935	3.91666666666674	648	64.3626893939394	0.113710563249497	0.142667922226174	17	36
also_PCE_ethnicity	887	16	23	3	12	420	455	788	3.91666666666674	546	64.6899661781285	0.113710563249497	0.0203629127546115	16	25
eligible	800	16	15	2	12	371	417	712	3.91666666666674	484	64.56875	0.113710563249497	0.185114032896997	14	21
low_PCE_lt5	218	2	2	1	1	76	141	213	3.83333333333326	204	58.1467889908257	0.0274923504778784	-0.397730727472594	4	6
low_SAPA_upper	55	0	0	0	0	18	37	54	3.83333333333326	51	57.3272727272727	0.0327041200129993	1.22373030960284	2	1
low_SAPA_remainder	163	2	2	1	1	58	104	159	3.83333333333326	153	58.4233128834356	0.0257337779353529	-0.944849482313997	2	5
