## Supplementary tables, figure source data and SAPA calculator for "A shared cardiovascular and cerebrovascular risk marker phenotype: physiological context and prognosis": HRS_Structure_Group_Counts.csv

ageband	midpoint	female	n	households
55to59	57	0	232	231
55to59	57	1	303	302
60to64	62	0	298	297
60to64	62	1	372	370
65to69	67	0	223	223
65to69	67	1	329	327
70to74	72	0	161	161
70to74	72	1	254	253
75to79	77	0	220	220
75to79	77	1	298	298
80to84	82	0	161	161
80to84	82	1	193	193
