## Supplementary tables, figure source data and SAPA calculator for "A shared cardiovascular and cerebrovascular risk marker phenotype: physiological context and prognosis": HRS_Structure_Trend_Summaries.csv

score	metric	estimate	se	lower	upper	p	sim_lower	sim_upper	p_holm12
SAPA	parallel	-0.113807475613132	0.0474824812295911	-0.210132333114301	-0.0257274335284811	0.0165375562611188	-0.231727536315126	0.00411258508886145	0.198450675133425
PC1	parallel	-0.112696531734722	0.0490693928285191	-0.215705935286251	-0.0197274687308533	0.0216372189515446	-0.234557597776548	0.00916453430710372	0.238009408466991
EqualWeight	parallel	-0.107821490829805	0.0500982667234211	-0.20654823902378	-0.016262103696654	0.0313816037823377	-0.232237707087032	0.0165947254274207	0.313816037823377
SAPA	orthogonal	-0.0599866509446182	0.103105660893251	-0.262337246273095	0.151640812513285	0.560702858210062	-0.316043737187919	0.196070435298682	1
PC1	orthogonal	-0.0610975948230288	0.103818670528345	-0.26637415222112	0.154773412629792	0.556194748196579	-0.318925400229991	0.196730210583934	1
EqualWeight	orthogonal	-0.0659726357279454	0.10080570196298	-0.260712379190331	0.138905638857847	0.512819731851755	-0.316317903851247	0.184372632395357	1
SAPA	fixed_share	-0.011294623029316	0.00587485712785475	-0.023391044594254	-0.00168383571931431	0.0545383759519662	-0.0258844989412859	0.00329525288265389	0.490845383567696
PC1	fixed_share	-0.010856979210141	0.00618108323588956	-0.0234755741600987	-6.61379801347676e-05	0.0790056519063745	-0.026207350368208	0.00449339194792595	0.490845383567696
EqualWeight	fixed_share	-0.0100532229128902	0.0060448860260823	-0.0211924065055582	0.00147959234861786	0.0962933150794742	-0.0250653559917326	0.00495891016595219	0.490845383567696
SAPA	corr_cross	-0.0747554162212389	0.0470528811189364	-0.168335328140833	0.0060887283987055	0.112116119210743	-0.191608589308808	0.0420977568663305	0.490845383567696
PC1	corr_cross	-0.089377762492807	0.048473996963817	-0.187025357380784	-0.00403877015190679	0.0652080615003915	-0.209760196527853	0.0310046715422391	0.490845383567696
EqualWeight	corr_cross	-0.0915782657780676	0.0484250571414019	-0.179130206513705	-0.0113792151324409	0.0586064760713269	-0.211839160527876	0.0286826289717412	0.490845383567696
