## Supplementary tables, figure source data and SAPA calculator for "A shared cardiovascular and cerebrovascular risk marker phenotype: physiological context and prognosis": IL1RA_Age_Associations.csv

score	age	estimate	se	lower	upper	p	model	display_estimate	display_lower	display_upper
SAPA	55	0.289341882826718	0.0218349037654871	0.248591506266681	0.331235982902815	4.43177782103834e-40	SAPA	1.33554825149682	1.28221814799701	1.39268840418561
SAPA	56	0.287171058249662	0.0211963424804596	0.247775867411652	0.328440599593729	8.12610131434177e-42	SAPA	1.33265215512453	1.28117274744749	1.38880074254959
SAPA	57	0.285000233672605	0.0205929196822294	0.246782818001127	0.325535304156336	1.46778068963624e-43	SAPA	1.32976233885047	1.27990111110921	1.38477172167079
SAPA	58	0.282829409095549	0.0200278117106568	0.244208471256167	0.32288540655924	2.7864863193738e-45	SAPA	1.32687878905642	1.27661043933239	1.38110707602527
SAPA	59	0.280658584518492	0.019504349186406	0.243680487992833	0.319833547818662	6.0196200370849e-47	SAPA	1.32400149215371	1.27593658829332	1.37689855749212
SAPA	60	0.278487759941436	0.0190259698003005	0.242581546888958	0.315609944960485	1.62524003793575e-48	SAPA	1.32113043458313	1.27453517930451	1.37109534866085
SAPA	61	0.276316935364379	0.0185961531206751	0.242906813408176	0.312723291893043	6.09878621868115e-50	SAPA	1.31826560281489	1.27494981035505	1.36714317908247
SAPA	62	0.274146110787322	0.018218336623364	0.240632435088164	0.310939139377856	3.56840612109e-51	SAPA	1.3154069833485	1.27205338717686	1.36470616179261
SAPA	63	0.271975286210266	0.0178958140956418	0.237923011064994	0.309016659921216	3.66233666361323e-52	SAPA	1.31255456271279	1.26861152001523	1.36208506254423
SAPA	64	0.269804461633209	0.0176316201569311	0.236034914625242	0.306269453344464	7.37939637687057e-53	SAPA	1.30970832746578	1.26621851894017	1.35834826872477
SAPA	65	0.267633637056153	0.0174284075853126	0.234050115121748	0.303522246767713	3.22033109629451e-53	SAPA	1.30686826419462	1.26370782149222	1.35462172656171
SAPA	66	0.265462812479096	0.017288326898524	0.232418523667126	0.300775040190961	3.27747885317333e-53	SAPA	1.30403435951559	1.2616476477475	1.35090540793028
SAPA	67	0.26329198790204	0.0172129194888499	0.230786932212504	0.297987524042825	8.10725776281079e-53	SAPA	1.30120660007396	1.25959083262397	1.34714498085162
SAPA	68	0.261121163324983	0.0172030358395834	0.229155340757882	0.295185499069928	4.88759487143866e-52	SAPA	1.29838497254395	1.25753737064619	1.34337553048646
SAPA	69	0.258950338747926	0.0172587885222374	0.226556536604541	0.292383474097032	6.91565388681664e-51	SAPA	1.29556946362872	1.25427352019537	1.33961662743155
SAPA	70	0.25677951417087	0.017379545874435	0.223552729585815	0.28918937478061	2.1295216888366e-49	SAPA	1.29276006006022	1.25051157749557	1.33534458517327
SAPA	71	0.254608689593813	0.0175639671696582	0.220568661893294	0.286865430994654	1.28267147742476e-47	SAPA	1.28995674859919	1.24678552845425	1.33224492253834
SAPA	72	0.252437865016757	0.0178100748190744	0.217704120925868	0.285338258519609	1.32947127160885e-45	SAPA	1.28715951603508	1.24321917065808	1.33021190754002
SAPA	73	0.2502670404397	0.0181153548619447	0.214541308529636	0.285311618488943	2.06413484961386e-43	SAPA	1.28436834918598	1.2392933133017	1.33017647112603
SAPA	74	0.248096215862644	0.0184768745429604	0.211512535683574	0.283211265962569	4.17876967643778e-41	SAPA	1.28158323489858	1.23554545393847	1.32738556358523
SAPA	75	0.245925391285587	0.0188914054100634	0.207865207238401	0.280633406925349	9.68659493579615e-39	SAPA	1.27880416004808	1.23104722211014	1.32396815740246
SAPA	76	0.24375456670853	0.0193555417967931	0.204089879401274	0.278040619350273	2.29194403263147e-36	SAPA	1.27603111153812	1.22640837735338	1.32053983558984
SAPA	77	0.241583742131474	0.0198658071196818	0.200314551564148	0.275431820977862	5.02753331427384e-34	SAPA	1.27326407630079	1.22178701273897	1.31709930319501
SAPA	78	0.239412917554417	0.0204187433789239	0.196867528188867	0.275698644329648	9.47282263994368e-32	SAPA	1.27050304129647	1.21758273463183	1.31745078293514
SAPA	79	0.237242092977361	0.0210109819908842	0.193962035212743	0.275582332923655	1.44815695523717e-29	SAPA	1.26774799351385	1.21405019092408	1.31729755729337
SAPA	80	0.235071268400304	0.0216392962375657	0.189612710621961	0.273381970201316	1.72657282440382e-27	SAPA	1.2649989199698	1.2087813588105	1.3144022114278
SAPA	81	0.232900443823248	0.0223006370644866	0.185569410967902	0.272450138916218	1.56639225468381e-25	SAPA	1.26225580770937	1.20390376100038	1.31317798080278
SAPA	82	0.230729619246191	0.0229921547423407	0.181992804222747	0.271972953576678	1.06801778036361e-23	SAPA	1.2595186438057	1.1996055617544	1.3125515010075
SAPA	83	0.228558794669134	0.0237112091698944	0.178417513780784	0.270518214036156	5.45736225043052e-22	SAPA	1.25678741535996	1.19532428142618	1.31064346862159
SAPA	84	0.226387970092078	0.0244553715017824	0.174842223338821	0.270087924924549	2.09886980038495e-20	SAPA	1.25406210950127	1.19105828058801	1.31007963432242
PC1	55	0.282019178315045	0.0217760288082702	0.240479797522675	0.325248821651517	2.32214576839281e-38	PC1	1.32580414643258	1.27185923886221	1.38437506561959
PC1	56	0.279794351590679	0.0211648514916537	0.239933834624507	0.322401693339779	6.74749083601129e-40	PC1	1.32285774077271	1.27116504042664	1.38043917782372
PC1	57	0.277569524866313	0.0205885909000749	0.238735070088065	0.319554565028041	2.00392679656346e-41	PC1	1.31991788306815	1.26964212584658	1.37651448006814
PC1	58	0.275344698141947	0.0200502578641595	0.23632076141608	0.316703725678346	6.46543114957951e-43	PC1	1.31698455876704	1.26658051517558	1.37259584677392
PC1	59	0.273119871417581	0.0195529853007075	0.235566455212891	0.313658403098236	2.43732604859103e-44	PC1	1.31405775334984	1.26562548587369	1.36842220791223
PC1	60	0.270895044693215	0.0190999805366871	0.235170493829894	0.310375269670486	1.16745116379856e-45	PC1	1.3111374523293	1.26512444625866	1.36393686224126
PC1	61	0.268670217968849	0.0186944619450714	0.233736099026513	0.308004314320445	7.79544727529056e-47	PC1	1.30822364125033	1.26331105919473	1.36070685944991
PC1	62	0.266445391244483	0.0183395797910249	0.231340376545039	0.305262014205363	8.00280502758207e-48	PC1	1.30531630568999	1.26028813897392	1.35698050459956
PC1	63	0.264220564520117	0.0180383229538881	0.229747739484714	0.302421275023778	1.39282981123557e-48	PC1	1.3024154312574	1.2582825548848	1.35313114701059
PC1	64	0.261995737795751	0.0177934154014319	0.227599968275449	0.299580535842193	4.50049542526477e-49	PC1	1.29952100359363	1.25558295194279	1.34929270892547
PC1	65	0.259770911071385	0.0176072086626135	0.225974633737072	0.296725419341986	2.91387616575459e-49	PC1	1.2966330083717	1.25354386715156	1.34544581532653
PC1	66	0.257546084347019	0.0174815786103962	0.2243586639859	0.293851056222601	3.99109666573665e-49	PC1	1.29375143129644	1.25151981402525	1.3415840681864
PC1	67	0.255321257622653	0.0174178360629517	0.221855936616597	0.291004754129788	1.1867847151457e-48	PC1	1.29087625810446	1.24839151740313	1.33777094387161
PC1	68	0.253096430898287	0.0174166605324331	0.218817640579114	0.288155981134984	7.61276450597166e-48	PC1	1.28800747456406	1.24460429067396	1.33396536132755
PC1	69	0.250871604173921	0.0174780646431439	0.215779344541631	0.28529950173265	1.01276470100631e-46	PC1	1.28514506647518	1.24082855319804	1.33016035379955
PC1	70	0.248646777449555	0.0176013934624384	0.212741048504148	0.282947227445178	2.60641506155722e-45	PC1	1.28228901966931	1.23706427012059	1.32703512893517
PC1	71	0.246421950725189	0.017785358825477	0.209702752466665	0.280108550866505	1.18118814468256e-43	PC1	1.27943932000944	1.23331140669258	1.32327344702076
PC1	72	0.244197124000823	0.0180281045555025	0.207428175873306	0.277168515698962	8.44018109032309e-42	PC1	1.27659595338995	1.23050933340784	1.31938869000961
PC1	73	0.241972297276457	0.0183272951566518	0.20474587244534	0.276199327369577	8.44915699056619e-40	PC1	1.2737589057366	1.22721315665406	1.31811057335725
PC1	74	0.239747470552091	0.0186802186881121	0.201855121353996	0.276003243127733	1.05355241528543e-37	PC1	1.2709281630064	1.22367071151258	1.31785213798319
PC1	75	0.237522643827725	0.0190838942905818	0.198458615890742	0.27396159947969	1.46598067617124e-35	PC1	1.26810371118759	1.21952155755655	1.31516429827569
PC1	76	0.235297817103359	0.0195351759893342	0.195062110427489	0.271353830786084	2.06508959217549e-33	PC1	1.26528553629954	1.21538647231884	1.31173912196654
PC1	77	0.233072990378993	0.0200308464413306	0.191536013671637	0.268746062092478	2.71343585858903e-31	PC1	1.26247362439268	1.2111084488166	1.30832286608867
PC1	78	0.230848163654627	0.0205676966615085	0.188250934204863	0.267893810260722	3.11510455771467e-29	PC1	1.25966796154847	1.20713638915729	1.30720832053372
PC1	79	0.228623336930261	0.0211425899866889	0.184838718308054	0.267664204657821	2.97429087903767e-27	PC1	1.25686853387926	1.20302439866998	1.30690821263372
PC1	80	0.226398510205895	0.0217525103220847	0.181039885468817	0.26582060702335	2.28138479394432e-25	PC1	1.2540753275283	1.19846297959773	1.30450101937414
PC1	81	0.224173683481529	0.0223945959521782	0.178009396367237	0.263854152110388	1.37517838966841e-23	PC1	1.25128832866962	1.19483654830505	1.30193829749997
PC1	82	0.221948856757163	0.0230661609070946	0.174582831611108	0.262971130299324	6.4393338415321e-22	PC1	1.24850752350798	1.19074936998896	1.3007891650158
PC1	83	0.219724030032797	0.0237647061564917	0.171157541443786	0.26149369046653	2.33458988837644e-20	PC1	1.24573289827879	1.18667768521206	1.29886874629023
PC1	84	0.217499203308431	0.0244879228804437	0.167738862891571	0.25900074145391	6.57298161452042e-19	PC1	1.24296443924805	1.1826277423321	1.29563476548116
EqualWeight	55	0.277560695621075	0.0222115480900388	0.234157134753692	0.323919992269413	7.82725606156229e-36	Equal weights	1.31990622924091	1.26384307027516	1.38253668907144
EqualWeight	56	0.274823843339674	0.0216137177615429	0.232104240817295	0.319525140096827	4.86545603129434e-37	Equal weights	1.31629877964626	1.26125119583156	1.37647397682015
EqualWeight	57	0.272086991058274	0.0210520216554903	0.230039594224289	0.315173015488205	3.27390405094726e-38	Equal weights	1.31270118961004	1.25864984420713	1.37049640755075
EqualWeight	58	0.269350138776874	0.02052942594129	0.227892072556396	0.312294577211591	2.52274054038756e-39	Equal weights	1.30911343218497	1.25594976666961	1.36655719034991
EqualWeight	59	0.266613286495474	0.0200489884174404	0.225816645688473	0.309416138934978	2.37451526904283e-40	Equal weights	1.30553548049745	1.2533458378457	1.36262929563929
EqualWeight	60	0.263876434214074	0.0196138073059384	0.224918144468201	0.306537700658364	2.9321721886674e-41	Equal weights	1.30196730774731	1.25222021084532	1.35871269087464
EqualWeight	61	0.261139581932674	0.0192269558405479	0.224934782463312	0.303659262381751	5.1242692678065e-42	Equal weights	1.29840888720763	1.25224104545239	1.35480734360529
EqualWeight	62	0.258402729651273	0.0188914032867427	0.224170867385025	0.300570576455464	1.36810296072534e-42	Equal weights	1.29486019222455	1.2512848049259	1.35062922499993
EqualWeight	63	0.255665877369873	0.0186099247386549	0.22125163023105	0.297187154229506	5.9991811654243e-43	Equal weights	1.29132119621704	1.24763733433928	1.34606719804473
EqualWeight	64	0.252929025088473	0.0183850040196493	0.218035837789199	0.293791466992964	4.60053045033846e-43	Equal weights	1.28779187267674	1.24363163582885	1.34150412660714
EqualWeight	65	0.250192172807073	0.0182187359664362	0.214820045347347	0.289677349679461	6.46904218937858e-43	Equal weights	1.28427219516772	1.2396387981235	1.33599635882381
EqualWeight	66	0.247455320525673	0.018112735878795	0.211619127435414	0.286567883592682	1.71329712854763e-42	Equal weights	1.2807621373263	1.23567715991215	1.33184857549179
EqualWeight	67	0.244718468244273	0.0180680645118212	0.208920996639407	0.282895064611363	8.56790448875223e-42	Equal weights	1.27726167286089	1.2323476350797	1.32696590882765
EqualWeight	68	0.241981615962872	0.0180851763270296	0.206782535393822	0.279222245630044	7.90322473908903e-41	Equal weights	1.27377077555171	1.22971512318653	1.32210114242199
EqualWeight	69	0.239244763681472	0.0181638967114506	0.204658439516016	0.276649423886296	1.28122044101765e-39	Equal weights	1.27028941925068	1.22710586250346	1.31870398387096
EqualWeight	70	0.236507911400072	0.0183034307739509	0.201014505588075	0.273495989522911	3.4040760286598e-38	Equal weights	1.26681757788117	1.22264250684327	1.31455208722046
EqualWeight	71	0.233771059118672	0.0185024027044451	0.197483542824605	0.270143142693547	1.36028142113419e-36	Equal weights	1.2633552254378	1.21833301448454	1.31015197599429
EqualWeight	72	0.231034206837272	0.0187589212633929	0.193738448314425	0.266759934412159	7.43213635754384e-35	Equal weights	1.25990233598631	1.21377877555108	1.30572694859468
EqualWeight	73	0.228297354555872	0.0190706644216442	0.189993353804245	0.263803306332247	5.03398754108754e-33	Equal weights	1.25645888366329	1.20924156077442	1.30187210111706
EqualWeight	74	0.225560502274471	0.0194349749006226	0.186248259294065	0.262005882497046	3.84590142730689e-31	Equal weights	1.25302484267603	1.2047213065167	1.29953418691291
EqualWeight	75	0.222823649993071	0.0198489584281083	0.182752154352615	0.260315805202296	3.04059741701493e-29	Equal weights	1.24960018730229	1.20051682833492	1.29733972861428
EqualWeight	76	0.220086797711671	0.0203095776756137	0.179004263591452	0.257177786285913	2.30889810863471e-27	Equal weights	1.24618489189017	1.19602584352258	1.29327503288643
EqualWeight	77	0.217349945430271	0.0208137366522899	0.174973503991756	0.253996970180522	1.58377916862556e-25	Equal weights	1.24277893085786	1.19121465376093	1.28916789831588
EqualWeight	78	0.214613093148871	0.02135835234488	0.171202419202206	0.250816154075131	9.35563984375941e-24	Equal weights	1.23938227869345	1.18673094184155	1.28507380702997
EqualWeight	79	0.211876240867471	0.0219404122507595	0.167431334412656	0.248701622042823	4.59585794516613e-22	Equal weights	1.2359949099548	1.18226410653842	1.2823593482176
EqualWeight	80	0.20913938858607	0.0225570179316015	0.163660249623105	0.247844172128294	1.83393928261992e-20	Equal weights	1.23261679926926	1.17781408432823	1.28126026057772
EqualWeight	81	0.20640253630467	0.0232054157383137	0.159891356538707	0.246361673459849	5.86381598490946e-19	Equal weights	1.22924792133356	1.17338338363438	1.27936220123034
EqualWeight	82	0.20366568402327	0.0238830164467858	0.156138819461319	0.243610327308098	1.49367961161437e-17	Equal weights	1.22588825091358	1.16898847017641	1.27584707084894
EqualWeight	83	0.20092883174187	0.0245874057800935	0.15232053329229	0.242509117431672	3.03262110664426e-16	Equal weights	1.22253776284415	1.16453344835568	1.27444286875622
EqualWeight	84	0.19819197946047	0.0253163477772878	0.147673699304556	0.241407907555246	4.93267508218056e-15	Equal weights	1.21919643202889	1.15913460821971	1.27304021213362
