## Supplementary tables, figure source data and SAPA calculator for "A shared cardiovascular and cerebrovascular risk marker phenotype: physiological context and prognosis": IL1RA_Composition_Axes.csv

marker	reference_mean	reference_sd	SAPA	PC1	EqualWeight
SBP	125.889299739127	19.3283521104695	0.319896840909761	0.340589408828416	0.353553390593274
DBP	72.3085558109613	11.8285951530586	0.234282334412287	0.295877744258635	0.353553390593274
LDL	117.720489114109	36.3155706912103	0.287369489047497	0.236446327842011	0.353553390593274
HDL	55.1045830570953	17.3360977057968	-0.337364116868465	-0.362093001422606	-0.353553390593274
lnTG	4.537647063786	0.592184147889648	0.513329300046384	0.433881616721095	0.353553390593274
HbA1c	5.74264956338763	1.08363802210029	0.360719009752835	0.322932471236781	0.353553390593274
BMI	29.5624364493185	7.13127073285116	0	0	0
lnCRP	0.596453219072588	1.23541639029462	0	0	0
