## Supplementary tables, figure source data and SAPA calculator for "A shared cardiovascular and cerebrovascular risk marker phenotype: physiological context and prognosis": IL1RA_Composition_Models.csv

model	label	coefficients	extra_coefficients_vs_BC	background	added_terms	basis
B0	Background	14	-8	age spline x sex, smoking, lag, fasting, draw time	none	3 df natural spline plus linear sex interaction per predictor
BC	Background + BMI + log CRP	22	0	age spline x sex, smoking, lag, fasting, draw time	BMI, lnCRP plus model-specific predictors	3 df natural spline plus linear sex interaction per predictor
SAPA6	+ six-marker SAPA projection	26	4	age spline x sex, smoking, lag, fasting, draw time	BMI, lnCRP plus model-specific predictors	3 df natural spline plus linear sex interaction per predictor
PC16	+ six-marker PC1 projection	26	4	age spline x sex, smoking, lag, fasting, draw time	BMI, lnCRP plus model-specific predictors	3 df natural spline plus linear sex interaction per predictor
EqualWeight6	+ six-marker equal-weight projection	26	4	age spline x sex, smoking, lag, fasting, draw time	BMI, lnCRP plus model-specific predictors	3 df natural spline plus linear sex interaction per predictor
Full6	+ six markers individually	46	24	age spline x sex, smoking, lag, fasting, draw time	BMI, lnCRP plus model-specific predictors	3 df natural spline plus linear sex interaction per predictor
