## Supplementary tables, figure source data and SAPA calculator for "A shared cardiovascular and cerebrovascular risk marker phenotype: physiological context and prognosis": IL1RA_Composition_PairedMSE.csv

contrast	reference	evaluated	estimate	se	lower	upper	p	p_holm	family
SAPA6_vs_BC	BC	SAPA6	0.00724224400742338	0.00139995699188331	0.00444815437364318	0.0100586525721393	2.30130350403144e-07	1.15065175201572e-06	seven paired MSE comparisons
PC16_vs_BC	BC	PC16	0.00680386921201762	0.00137113002512536	0.00403287886263439	0.00964727960524702	6.96866577520638e-07	2.78746631008255e-06	seven paired MSE comparisons
Equal6_vs_BC	BC	EqualWeight6	0.00490579115816495	0.00122945329813138	0.00257568163955393	0.00731572964927881	6.60115797208589e-05	0.000198034739162577	seven paired MSE comparisons
Full6_vs_BC	BC	Full6	0.0154675641518743	0.00237745706410476	0.012151735049216	0.0216078806470935	7.72152764219036e-11	4.63291658531422e-10	seven paired MSE comparisons
SAPA6_vs_PC16	PC16	SAPA6	0.00043837479540576	0.000172532823770078	9.38431860287324e-05	0.00072834739582302	0.0110592937851943	0.0110592937851943	seven paired MSE comparisons
SAPA6_vs_Equal6	EqualWeight6	SAPA6	0.00233645284925843	0.00034345360980293	0.00156937009283852	0.00285943902602304	1.02591291989383e-11	7.18139043925682e-11	seven paired MSE comparisons
Full6_vs_SAPA6	SAPA6	Full6	0.0082253201444509	0.00213604837901831	0.00508197758482879	0.0135147712929233	0.000117771999647154	0.000235543999294308	seven paired MSE comparisons
