## Supplementary tables, figure source data and SAPA calculator for "A shared cardiovascular and cerebrovascular risk marker phenotype: physiological context and prognosis": IL1RA_Composition_PairedR2.csv

contrast	reference	evaluated	estimate	se	lower	upper
SAPA6_vs_BC	BC	SAPA6	0.0300038078987075	0.00563144574287716	0.019552465187813	0.0419014118828136
PC16_vs_BC	BC	PC16	0.0281876700917643	0.00550471845764517	0.0177803695342757	0.0396727471492452
Equal6_vs_BC	BC	EqualWeight6	0.0203241447471094	0.00496770336156578	0.0110613957000844	0.0302783303764182
Full6_vs_BC	BC	Full6	0.0640803904146391	0.00990479349316475	0.0479103051016379	0.0887150981040878
SAPA6_vs_PC16	PC16	SAPA6	0.00181613780694323	0.000722269701226479	0.000279445159993643	0.00304877057203121
SAPA6_vs_Equal6	EqualWeight6	SAPA6	0.00967966315159807	0.00141781548295285	0.00654961862443825	0.0118985692471028
Full6_vs_SAPA6	SAPA6	Full6	0.0340765825159316	0.00901016969823278	0.0205434735927735	0.0558756616808774
