## Supplementary tables, figure source data and SAPA calculator for "A shared cardiovascular and cerebrovascular risk marker phenotype: physiological context and prognosis": IL1RA_Composition_Performance.csv

model	metric	estimate	se	lower	upper
B0	mse	0.23982652158194	0.0079233466373492	0.225605196055681	0.253422400954264
B0	r2	0.0064255118739357	0.0050375149679917	0.0003229178973352	0.0208592527031425
B0	rmse	0.48972086088091	0.0080617992967665	0.475410230532313	0.503804634277375
B0	mae	0.378328709354097	0.0055495611490819	0.368010887861609	0.387403783182883
BC	mse	0.197389706893494	0.0071827877382162	0.179788841995036	0.209268354484639
BC	r2	0.182236494552791	0.0151246891415248	0.157891627612236	0.216745992620244
BC	rmse	0.444285614096939	0.0080363695039468	0.424900470609322	0.457861280567011
BC	mae	0.341377222041801	0.0051276205354382	0.329180333327836	0.349108274929884
SAPA6	mse	0.190147462886071	0.0069855012996059	0.174762173538252	0.200876771871543
SAPA6	r2	0.212240302451498	0.0160157227633402	0.185864885304911	0.250498644684741
SAPA6	rmse	0.43605901307744	0.0079568328764852	0.418760922207997	0.448540224782416
SAPA6	mae	0.335695648338383	0.0050934709636133	0.323238082378917	0.344265658847468
PC16	mse	0.190585837681477	0.0069861386377864	0.174980130904065	0.2012103457722
PC16	r2	0.210424164644555	0.0160728544508114	0.183797107914046	0.247481405452161
PC16	rmse	0.436561379053939	0.007947857487527	0.419039643517263	0.448904266064839
PC16	mae	0.336189240882913	0.0050883361734612	0.323726050263774	0.344776176762468
EqualWeight6	mse	0.19248391573533	0.0070130278197557	0.176852254059012	0.203582772330179
EqualWeight6	r2	0.2025606392999	0.0159395700860664	0.173936787681011	0.238641145839752
EqualWeight6	rmse	0.438729889265969	0.0079385782160789	0.421263018762333	0.451566532860839
EqualWeight6	mae	0.338096699264458	0.0051109708356551	0.325740389530445	0.346828908541575
Full6	mse	0.18192214274162	0.0074296426518396	0.162359452710477	0.19332342167835
Full6	r2	0.24631688496743	0.0183090766026028	0.222114765430394	0.290964474198518
Full6	rmse	0.426523320278763	0.0086245531016637	0.404176049346257	0.440105001140468
Full6	mae	0.326233355331149	0.0054195107148305	0.312129193133483	0.333849670058759
