## Supplementary tables, figure source data and SAPA calculator for "A shared cardiovascular and cerebrovascular risk marker phenotype: physiological context and prognosis": IL1RA_Composition_Qualification.csv

replicate	qualified
1	TRUE
2	TRUE
3	TRUE
4	TRUE
5	TRUE
6	TRUE
7	TRUE
8	TRUE
9	TRUE
10	TRUE
11	TRUE
12	TRUE
13	TRUE
14	TRUE
15	TRUE
16	TRUE
17	TRUE
18	TRUE
19	TRUE
20	TRUE
21	TRUE
22	TRUE
23	TRUE
24	TRUE
25	TRUE
26	TRUE
27	TRUE
28	TRUE
29	TRUE
30	TRUE
31	TRUE
32	TRUE
33	TRUE
34	TRUE
35	TRUE
36	TRUE
37	TRUE
38	TRUE
39	TRUE
40	TRUE
41	TRUE
42	TRUE
43	TRUE
44	TRUE
45	TRUE
46	TRUE
47	TRUE
48	TRUE
49	TRUE
50	TRUE
51	TRUE
52	TRUE
53	TRUE
54	TRUE
55	TRUE
56	TRUE
57	TRUE
58	TRUE
59	TRUE
60	TRUE
61	TRUE
62	TRUE
63	TRUE
64	TRUE
65	TRUE
66	TRUE
67	TRUE
68	TRUE
69	TRUE
70	TRUE
71	TRUE
72	TRUE
73	TRUE
74	TRUE
75	TRUE
76	TRUE
77	TRUE
78	TRUE
79	TRUE
80	TRUE
81	TRUE
82	TRUE
83	TRUE
84	TRUE
85	TRUE
86	TRUE
87	TRUE
88	TRUE
89	TRUE
90	TRUE
91	TRUE
92	TRUE
93	TRUE
94	TRUE
95	TRUE
96	TRUE
97	TRUE
98	TRUE
99	TRUE
100	TRUE
101	TRUE
102	TRUE
103	TRUE
104	TRUE
105	TRUE
106	TRUE
107	TRUE
108	TRUE
109	TRUE
110	TRUE
111	TRUE
112	TRUE
113	TRUE
114	TRUE
115	TRUE
116	TRUE
117	TRUE
118	TRUE
119	TRUE
120	TRUE
121	TRUE
122	TRUE
123	TRUE
124	TRUE
125	TRUE
126	TRUE
127	TRUE
128	TRUE
129	TRUE
130	TRUE
131	TRUE
132	TRUE
133	TRUE
134	TRUE
135	TRUE
136	TRUE
137	TRUE
138	TRUE
139	TRUE
140	TRUE
141	TRUE
142	TRUE
143	TRUE
144	TRUE
145	TRUE
146	TRUE
147	TRUE
148	TRUE
149	TRUE
150	TRUE
151	TRUE
152	TRUE
153	TRUE
154	TRUE
155	TRUE
156	TRUE
157	TRUE
158	TRUE
159	TRUE
160	TRUE
161	TRUE
162	TRUE
163	TRUE
164	TRUE
165	TRUE
166	TRUE
167	TRUE
168	TRUE
169	TRUE
170	TRUE
171	TRUE
172	TRUE
173	TRUE
174	TRUE
175	TRUE
176	TRUE
177	TRUE
178	TRUE
179	TRUE
180	TRUE
181	TRUE
182	TRUE
183	TRUE
184	TRUE
185	TRUE
186	TRUE
187	TRUE
188	TRUE
189	TRUE
190	TRUE
191	TRUE
192	TRUE
193	TRUE
194	TRUE
195	TRUE
196	TRUE
197	TRUE
198	TRUE
199	TRUE
200	TRUE
