## Supplementary tables, figure source data and SAPA calculator for "A shared cardiovascular and cerebrovascular risk marker phenotype: physiological context and prognosis": IL1RA_Composition_Units.csv

score	center	sd	definition
SAPA	-7.9776894527113e-15	1.22915264150339	delete BMI and lnCRP from frozen eight-marker direction; external D scaling
PC1	-7.29823262459816e-15	1.18110807929989	delete BMI and lnCRP from frozen eight-marker direction; external D scaling
EqualWeight	-7.86920727371398e-15	1.22924966961075	delete BMI and lnCRP from frozen eight-marker direction; external D scaling
