## Supplementary tables, figure source data and SAPA calculator for "A shared cardiovascular and cerebrovascular risk marker phenotype: physiological context and prognosis": IL1RA_Direct_Comparisons.tsv

family	contrast	estimate	se	lower	upper	p	p_holm
Age_three	SAPA_age_difference	-0.0434164915411315	0.0212673194782929	-0.0839747150969453	-0.0021733269440228	0.0412046144903992	0.0824092289807984
Age_three	SAPA_minus_PC1	0.0010800429461881	0.0019870136152464	-0.0026307887958732	0.0046865317977727	0.586750587493503	0.586750587493503
Age_three	SAPA_minus_Equal	0.0113205540868718	0.0033028392579344	0.0054964817078705	0.0173880108392548	0.0006091170358765	0.0018273511076296
Performance_five	SAPA_M1_gain	-1.47782115315076e-05	0.0004506544515059	-0.0007891766197132	0.0009225844004795	0.97383983717524	1.0
Performance_five	PC1_M1_gain	7.38076349426908e-07	0.0004627051203506	-0.0007941271336277	0.0009472851647288	0.998727268300559	1.0
Performance_five	Equal_M1_gain	0.0001933974582091	0.0005203681622012	-0.0006737257017175	0.0012135183412527	0.710149692166778	1.0
Performance_five	SAPA_vs_PC1_M0	-0.0011145729299886	0.0003387764699492	-0.0017244812895525	-0.000488995850101	0.0010018912338138	0.0040075649352555
Performance_five	SAPA_vs_Equal_M0	0.0046615206730798	0.0005006072477273	0.0035336199344582	0.0055826893559881	1.2576417623491901e-20	6.28820881174595e-20
