## Supplementary tables, figure source data and SAPA calculator for "A shared cardiovascular and cerebrovascular risk marker phenotype: physiological context and prognosis": IL1RA_Prediction.csv

label	estimate	lower	upper	unit	interval	value_fields	multiplier	endpoint_identity	model	subdisplay	other
Basic	0.642551187393581	0.0322917897335435	2.08592527031427	whole-model held-out R2 (%)	saved marginal bootstrap interval; direct tests separate	estimate|lower|upper	100		Background	R2
SAPA_M0	16.4523583153459	14.0605478878746	19.6296078726065	whole-model held-out R2 (%)	saved marginal bootstrap interval; direct tests separate	estimate|lower|upper	100		SAPA	R2
PC1_M0	16.9141134294541	14.434051682093	20.1519059227168	whole-model held-out R2 (%)	saved marginal bootstrap interval; direct tests separate	estimate|lower|upper	100		PC1	R2
EqualWeight_M0	14.5211423738838	12.2828493748402	17.6223576751098	whole-model held-out R2 (%)	saved marginal bootstrap interval; direct tests separate	estimate|lower|upper	100		Equal weights	R2
SAPA versus PC1	-1.1145729299886	-1.7244812895525	-0.488995850101	1e-3 log IL-1RA squared MSE improvement	marginal 95% basic interval; Holm5 p in companion table	estimate|lower|upper	1000	log_IL1RA		paired MSE	PC1
SAPA versus equal weights	4.6615206730798	3.5336199344582	5.5826893559881	1e-3 log IL-1RA squared MSE improvement	marginal 95% basic interval; Holm5 p in companion table	estimate|lower|upper	1000	log_IL1RA		paired MSE	Equal weights
