## Supplementary tables, figure source data and SAPA calculator for "A shared cardiovascular and cerebrovascular risk marker phenotype: physiological context and prognosis": IL1RA_Transfer_Contrasts.csv

label	estimate	lower	upper	unit	interval	value_fields	multiplier	endpoint_identity	display_estimate	display_lower	display_upper	method
SAPA_strength_update	-0.0001569145976801	-0.00280214209362493	0.00162462330628213	log IL-1RA MAE improvement	95% basic bootstrap primary	estimate|reported_lower|reported_upper	1		-0.1569145976801	-2.80214209362493	1.62462330628213	SAPA
SAPA_background_update	-0.0017557037906785	-0.0138154374092002	0.0103040298278432	log IL-1RA MAE improvement	3-comparison normal-Bonferroni approximate family interval	estimate|reported_lower|reported_upper	1		-1.7557037906785	-13.8154374092002	10.3040298278432	Background
SAPA_vs_PC1_T1	-0.0007689186460647	-0.00228269784816924	0.000744860556039706	log IL-1RA MAE improvement	3-comparison normal-Bonferroni approximate family interval	estimate|reported_lower|reported_upper	1		-0.7689186460647	-2.28269784816924	0.744860556039706	PC1
SAPA_vs_EqualWeight_T1	0.0048685666733779	0.0026838761888965	0.00705325715785947	log IL-1RA MAE improvement	3-comparison normal-Bonferroni approximate family interval	estimate|reported_lower|reported_upper	1		4.8685666733779	2.6838761888965	7.05325715785947	Equal weights
