## Supplementary tables, figure source data and SAPA calculator for "A shared cardiovascular and cerebrovascular risk marker phenotype: physiological context and prognosis": Insulin_Coefficient_Results.csv

cycle	model	n	outcome	term	beta	se	lower	upper	df	p
pooled	A_background	2475	SBP	log2ins	0.165272234189616	0.0299209242339294	0.104165554759586	0.226378913619647	30	5.31258917515473e-06
pooled	A_background	2475	DBP	log2ins	0.167751265183153	0.0347089429328464	0.0968661470440693	0.238636383322237	30	3.73115833149396e-05
pooled	A_background	2475	LDL	log2ins	0.144159500182785	0.0316859101468637	0.0794482386370094	0.208870761728561	30	8.28248130472182e-05
pooled	A_background	2475	HDL	log2ins	-0.463367770104604	0.0243148824135742	-0.51302538473605	-0.413710155473158	30	2.59437065669514e-18
pooled	A_background	2475	lnTG	log2ins	0.479615587838027	0.0236458699106121	0.431324279014302	0.527906896661753	30	4.55229574405405e-19
pooled	A_background	2475	HbA1c	log2ins	0.119415169160023	0.0180927187619119	0.0824649079729656	0.15636543034708	30	2.63997617950872e-07
pooled	A_background	2475	BMI	log2ins	0.523297658201499	0.0234752431157161	0.475354815781297	0.571240500621701	30	3.18018013427258e-20
pooled	A_background	2475	lnCRP	log2ins	0.405393801496681	0.0349399706909731	0.334036861730534	0.476750741262828	30	1.28841565314903e-12
pooled	A_background	2475	Q6	log2ins	0.71076387198799	0.0363707793636189	0.636484831079462	0.785042912896519	30	1.28861214019146e-18
pooled	B_body	2475	SBP	log2ins	0.0820603394984434	0.0388187614288701	0.00278185224453308	0.161338826752354	30	0.0429438727093404
pooled	B_body	2475	DBP	log2ins	0.101451131820866	0.0400869629469775	0.0195826315374855	0.183319632104246	30	0.0168613679544872
pooled	B_body	2475	LDL	log2ins	-0.0195087725064636	0.0459064145198221	-0.113262178447844	0.0742446334349163	30	0.673892460148136
pooled	B_body	2475	HDL	log2ins	-0.279860170640495	0.0348523631464432	-0.351038191931484	-0.208682149349505	30	5.79964385956327e-09
pooled	B_body	2475	lnTG	log2ins	0.339039363518782	0.0304842518059877	0.276782215704462	0.401296511333102	30	3.63612075132603e-12
pooled	B_body	2475	HbA1c	log2ins	0.0740841729981313	0.0246956464932506	0.0236489343744133	0.124519411621849	30	0.00539148309108982
pooled	B_body	2475	BMI	log2ins	0.00967479825433656	0.00583980806022959	-0.00225168089715629	0.0216012774058294	30	0.108004260968915
pooled	B_body	2475	lnCRP	log2ins	0.0820212120541358	0.0412209173394685	-0.00216313205173078	0.166205556160002	30	0.0557961460023034
pooled	B_body	2475	Q6	log2ins	0.416728513014326	0.0474343878351073	0.319854569257176	0.513602456771477	30	8.52863748177467e-10
pooled	B_body	2475	SBP	logRatio	0.179238000984419	0.0897728028619227	-0.00410252162544644	0.362578523594285	30	0.0550158705538243
pooled	B_body	2475	DBP	logRatio	0.137461682852897	0.0816259351087727	-0.0292407161395819	0.304164081845376	30	0.102551696310083
pooled	B_body	2475	LDL	logRatio	0.419643777811805	0.0974653351114196	0.220593008469583	0.618694547154027	30	0.000163888907464787
pooled	B_body	2475	HDL	logRatio	-0.623510824651202	0.0876183477304578	-0.80245136288774	-0.444570286414664	30	6.48023975786933e-08
pooled	B_body	2475	lnTG	logRatio	0.851556991022517	0.0740023173051206	0.700424096687805	1.00268988535723	30	1.57946960505115e-12
pooled	B_body	2475	HbA1c	logRatio	0.159122405638789	0.0521830984827544	0.0525503009230048	0.265694510354573	30	0.00475933673989185
pooled	B_body	2475	BMI	logRatio	-0.061177287763478	0.0157659251898722	-0.09337560252686	-0.0289789730000961	30	0.000529945573794075
pooled	B_body	2475	lnCRP	logRatio	0.395466814527073	0.0752754910667975	0.241733752486803	0.549199876567343	30	1.13825644594036e-05
pooled	B_body	2475	Q6	logRatio	1.12286006924464	0.0874647639980155	0.94423319083461	1.30148694765468	30	1.01453673885695e-13
pooled	B_body	2475	SBP	logFat	0.156819704140064	0.100860587500257	-0.0491650956380713	0.362804503918199	30	0.130477282621753
pooled	B_body	2475	DBP	logFat	0.177896069429107	0.0853315411822304	0.0036258132189029	0.35216632563931	30	0.0457020965778317
pooled	B_body	2475	LDL	logFat	0.466833718677484	0.100427064154851	0.261734291686834	0.671933145668133	30	6.27468591343584e-05
pooled	B_body	2475	HDL	logFat	-0.160150236087994	0.0759243100017157	-0.315208363168175	-0.00509210900781365	30	0.0433682296335832
pooled	B_body	2475	lnTG	logFat	0.0440136869860341	0.0659826987873069	-0.0907409613397039	0.178768335311772	30	0.509839403939026
pooled	B_body	2475	HbA1c	logFat	0.0528772989301649	0.0391040531117037	-0.0269838316696083	0.132738429529938	30	0.186411156770039
pooled	B_body	2475	BMI	logFat	1.15084877547095	0.0190638916145323	1.11191511471667	1.18978243622522	30	6.9285114594595e-33
pooled	B_body	2475	lnCRP	logFat	1.16267859285051	0.0958498701775737	0.966927043046806	1.35843014265422	30	4.25918417491733e-13
pooled	B_body	2475	Q6	logFat	0.394767517900703	0.0776872816520696	0.236108922377765	0.553426113423641	30	1.85074121170278e-05
pooled	C_body_CRP	2475	SBP	log2ins	0.0783161640423512	0.03974028138872	-0.00284431804349225	0.159476646128195	30	0.0580468746712941
pooled	C_body_CRP	2475	DBP	log2ins	0.100472572458544	0.0396846136376191	0.0194257790874781	0.18151936582961	30	0.0168219766005242
pooled	C_body_CRP	2475	LDL	log2ins	-0.0228652233683891	0.0462733161703498	-0.117367942444813	0.071637495708035	30	0.624810363816912
pooled	C_body_CRP	2475	HDL	log2ins	-0.277218615413206	0.0343372263857998	-0.347344587086705	-0.207092643739707	30	5.18274892974525e-09
pooled	C_body_CRP	2475	lnTG	log2ins	0.332803345799331	0.0306994598694293	0.270106684484671	0.395500007113992	30	6.75706195102011e-12
pooled	C_body_CRP	2475	HbA1c	log2ins	0.0724554399181468	0.025011313710174	0.021375522831949	0.123535357004345	30	0.00697322193949623
pooled	C_body_CRP	2475	Q6	log2ins	0.408050877833124	0.0480546490054218	0.309910191772128	0.506191563894121	30	1.7824266741252e-09
pooled	C_body_CRP	2475	SBP	logRatio	0.161185388695859	0.0895923124639706	-0.0217865233456427	0.34415730073736	30	0.0820707095269177
pooled	C_body_CRP	2475	DBP	logRatio	0.132743540507138	0.0851683777570878	-0.0411934915340214	0.306680572548297	30	0.129578933146666
pooled	C_body_CRP	2475	LDL	logRatio	0.403460586936667	0.0960496320943603	0.207301068872487	0.599620105000846	30	0.000219457739948472
pooled	C_body_CRP	2475	HDL	logRatio	-0.61077451650638	0.0921812276781589	-0.799033698781517	-0.422515334231243	30	2.46058841421479e-07
pooled	C_body_CRP	2475	lnTG	logRatio	0.821489914456788	0.0795413769598901	0.65904475115533	0.983935077758245	30	2.14703605828963e-11
pooled	C_body_CRP	2475	HbA1c	logRatio	0.151269438501079	0.0502913540036433	0.0485607914293431	0.253978085572814	30	0.00528436727443726
pooled	C_body_CRP	2475	Q6	logRatio	1.08102068822607	0.0907725377926571	0.895638434503568	1.26640294194858	30	6.74598417014772e-13
pooled	C_body_CRP	2475	SBP	lnCRP	0.0369501878391592	0.0179956195575003	0.000198229682800408	0.0737021459955179	30	0.0488528958710876
pooled	C_body_CRP	2475	DBP	lnCRP	0.00965712015197711	0.0173577837483763	-0.0257922034997651	0.0451064438037193	30	0.582093557019476
pooled	C_body_CRP	2475	LDL	lnCRP	0.0331238456304869	0.0222322857445748	-0.0122805391862769	0.0785282304472507	30	0.1466904114005
pooled	C_body_CRP	2475	HDL	lnCRP	-0.0260687467722765	0.0198777348606065	-0.0666644971717521	0.0145270036271991	30	0.199653104105223
pooled	C_body_CRP	2475	lnTG	lnCRP	0.0615414605443045	0.0235892270878272	0.0133658317974	0.109717089291209	30	0.0140290621317568
pooled	C_body_CRP	2475	HbA1c	lnCRP	0.0160734970759337	0.00697076585831539	0.00183729396417109	0.0303097001876962	30	0.0282105091843319
pooled	C_body_CRP	2475	Q6	lnCRP	0.0856370791660968	0.0242136673196944	0.0361861733330436	0.13508798499915	30	0.00133940340081812
pooled	C_body_CRP	2475	SBP	logFat	0.103744742899539	0.10292385516956	-0.106453811609591	0.313943297408668	30	0.321527434310346
pooled	C_body_CRP	2475	DBP	logFat	0.164024657462478	0.0896473351505426	-0.0190596258962805	0.347108940821237	30	0.0772542358620974
pooled	C_body_CRP	2475	LDL	logFat	0.419254885502728	0.111463508450652	0.191616032311262	0.646893738694194	30	0.00073243527367826
pooled	C_body_CRP	2475	HDL	logFat	-0.12270529181463	0.0805283175116348	-0.287166056620922	0.0417554729916624	30	0.138043584498532
pooled	C_body_CRP	2475	lnTG	logFat	-0.044383986316528	0.0740682565462534	-0.195651546547195	0.106883573914139	30	0.553517726189416
pooled	C_body_CRP	2475	HbA1c	logFat	0.0297894532602497	0.0418125761400372	-0.0556032193175466	0.115182125838046	30	0.481689716759117
pooled	C_body_CRP	2475	Q6	logFat	0.271759086190498	0.084231224446895	0.0997359765420772	0.443782195838919	30	0.00302570261379513
pooled	D_insulin_body	2475	log2ins	logRatio	0.694914208720225	0.0531710635007862	0.586324410260325	0.803504007180125	30	6.42099600484025e-14
pooled	D_insulin_body	2475	log2ins	logFat	0.917520911829546	0.0485601507065467	0.818347853567729	1.01669397009136	30	3.29042596354623e-18
2001-2002	A_background	1327	SBP	log2ins	0.158374090839296	0.0459170702056358	0.0605041724160574	0.256244009262535	15	0.00357820118027514
2001-2002	A_background	1327	DBP	log2ins	0.0970247844745915	0.0399550652872131	0.01186257872535	0.182186990223833	15	0.0282151071871888
2001-2002	A_background	1327	LDL	log2ins	0.131370666881005	0.0505998682974456	0.0235196005930305	0.23922173316898	15	0.0202489724587348
2001-2002	A_background	1327	HDL	log2ins	-0.447764662179587	0.0336239187231685	-0.519432348462023	-0.376096975897151	15	1.02882958341621e-09
2001-2002	A_background	1327	lnTG	log2ins	0.474793770729407	0.0268507080802586	0.417562841193781	0.532024700265032	15	1.86397263716954e-11
2001-2002	A_background	1327	HbA1c	log2ins	0.117008563102957	0.0269560127383629	0.0595531820016694	0.174463944204244	15	0.000582154608641146
2001-2002	A_background	1327	BMI	log2ins	0.501711141768889	0.0251288413637943	0.448150284263586	0.555271999274192	15	3.23499647740696e-12
2001-2002	A_background	1327	lnCRP	log2ins	0.397766782545327	0.0494322961547209	0.292404337370371	0.503129227720283	15	8.01469709608352e-07
2001-2002	A_background	1327	Q6	log2ins	0.672649766320133	0.044996464691488	0.576742072101664	0.768557460538601	15	2.03697612337005e-10
2001-2002	B_body	1327	SBP	log2ins	0.114666998867483	0.0520074551489029	0.00381573222463345	0.225518265510332	15	0.0434936368789445
2001-2002	B_body	1327	DBP	log2ins	0.0692196836873093	0.0598827210976321	-0.0584173149831213	0.19685668235774	15	0.265793645616166
2001-2002	B_body	1327	LDL	log2ins	-0.034832538511971	0.0737880469881515	-0.19210803773261	0.122442960708668	15	0.643676568929594
2001-2002	B_body	1327	HDL	log2ins	-0.282951992484431	0.0500838903990556	-0.389703277915364	-0.176200707053498	15	4.61992728628845e-05
2001-2002	B_body	1327	lnTG	log2ins	0.339324092755659	0.0406435048989561	0.252694512708822	0.425953672802495	15	5.07111432656577e-07
2001-2002	B_body	1327	HbA1c	log2ins	0.0854724700277946	0.0346064732968974	0.0117105182456962	0.159234421809893	15	0.0260067132861765
2001-2002	B_body	1327	BMI	log2ins	-0.0070309209178765	0.00778816276809751	-0.0236309969106835	0.0095691550749305	15	0.380916728640877
2001-2002	B_body	1327	lnCRP	log2ins	0.0826571120124351	0.0642015815404441	-0.0541853197861632	0.219499543811033	15	0.217444124469538
2001-2002	B_body	1327	Q6	log2ins	0.421358717012938	0.0651324346276292	0.282532218824676	0.5601852152012	15	1.05813383370638e-05
2001-2002	B_body	1327	SBP	logRatio	0.110432084721208	0.109477160647983	-0.12291295959111	0.343777129033526	15	0.329103594793376
2001-2002	B_body	1327	DBP	logRatio	0.220509125945339	0.0715432972129409	0.0680181976129682	0.37300005427771	15	0.00758846082999618
2001-2002	B_body	1327	LDL	logRatio	0.453669705769168	0.127242639956235	0.182458438658625	0.72488097287971	15	0.00281881562081858
2001-2002	B_body	1327	HDL	logRatio	-0.644147405042138	0.120628849716919	-0.901261711952664	-0.387033098131612	15	8.25539312086865e-05
2001-2002	B_body	1327	lnTG	logRatio	0.855276289238331	0.100121575751931	0.641872202101149	1.06868037637551	15	3.80390644273009e-07
2001-2002	B_body	1327	HbA1c	logRatio	0.166512978517743	0.082802789292787	-0.00997698909144959	0.343002946126936	15	0.0626592577862577
2001-2002	B_body	1327	BMI	logRatio	-0.071892761950349	0.0242070070459344	-0.123488776117768	-0.0202967477829298	15	0.00953925332595054
2001-2002	B_body	1327	lnCRP	logRatio	0.469001225811373	0.104504140051279	0.246255923989959	0.691746527632786	15	0.000433657224330175
2001-2002	B_body	1327	Q6	logRatio	1.14588260829799	0.0967508751169036	0.93966299949756	1.35210221709843	15	5.17031383419051e-09
2001-2002	B_body	1327	SBP	logFat	0.0981340905195176	0.149692921816977	-0.220928819660793	0.417197000699828	15	0.52202978104996
2001-2002	B_body	1327	DBP	logFat	0.131845693026072	0.11127198373905	-0.10532492614806	0.369016312200205	15	0.254492890811595
2001-2002	B_body	1327	LDL	logFat	0.542703328732004	0.141303949734986	0.241521089283567	0.843885568180441	15	0.00160416813885453
2001-2002	B_body	1327	HDL	logFat	-0.104728894904331	0.103360748486611	-0.325037115294836	0.115579325486174	15	0.327013093755873
2001-2002	B_body	1327	lnTG	logFat	0.071349245775008	0.0966139212110395	-0.13457845268501	0.277276944235026	15	0.471609272543864
2001-2002	B_body	1327	HbA1c	logFat	0.00483262099206895	0.0505789714447847	-0.102973904708798	0.112639146692936	15	0.925145890643114
2001-2002	B_body	1327	BMI	logFat	1.16356457669749	0.0190368472848826	1.12298849720324	1.20414065619174	15	2.09956655151377e-19
2001-2002	B_body	1327	lnCRP	logFat	1.18123805321148	0.128472777979949	0.907404808969319	1.45507129745365	15	1.49093884815707e-07
2001-2002	B_body	1327	Q6	logFat	0.358253395904494	0.0875641406965916	0.171614848009412	0.544891943799577	15	0.000963049471709927
2001-2002	C_body_CRP	1327	SBP	log2ins	0.112425428467406	0.0544155482496755	-0.00355856712075053	0.228409424055563	15	0.0565451625660039
2001-2002	C_body_CRP	1327	DBP	log2ins	0.0704973728016413	0.0585174729277318	-0.054229668277479	0.195224413880762	15	0.246974433731496
2001-2002	C_body_CRP	1327	LDL	log2ins	-0.0385032255438302	0.0749328934076332	-0.198218907145009	0.121212456057349	15	0.614852414550019
2001-2002	C_body_CRP	1327	HDL	log2ins	-0.280228916636691	0.0503406213988163	-0.387527411240394	-0.172930422032987	15	5.39002526835273e-05
2001-2002	C_body_CRP	1327	lnTG	log2ins	0.333223631837072	0.0415520327206922	0.244657570577468	0.421789693096676	15	8.35736733504624e-07
2001-2002	C_body_CRP	1327	HbA1c	log2ins	0.0838073610535773	0.0354291957582523	0.00829181785510209	0.159322904252052	15	0.0319021634078209
2001-2002	C_body_CRP	1327	Q6	log2ins	0.413844345152111	0.0673838728988998	0.270219019883694	0.557469670420529	15	1.8862640871157e-05
2001-2002	C_body_CRP	1327	SBP	logRatio	0.097713284852901	0.107914278881507	-0.132300555828498	0.327727125534301	15	0.379530291145284
2001-2002	C_body_CRP	1327	DBP	logRatio	0.227758807748127	0.0781537765148029	0.0611779763118702	0.394339639184384	15	0.0106816412623699
2001-2002	C_body_CRP	1327	LDL	logRatio	0.432842015621308	0.123622938359189	0.169345959834849	0.696338071407766	15	0.00321488889577909
2001-2002	C_body_CRP	1327	HDL	logRatio	-0.62869651546381	0.122460586188841	-0.889715076244999	-0.367677954682622	15	0.00012231861618325
2001-2002	C_body_CRP	1327	lnTG	logRatio	0.820661921772877	0.09862908292956	0.610439007783689	1.03088483576206	15	5.2892195814531e-07
2001-2002	C_body_CRP	1327	HbA1c	logRatio	0.157065054062071	0.0781965890570376	-0.00960703014787595	0.323737138272019	15	0.0629348975190039
2001-2002	C_body_CRP	1327	Q6	logRatio	1.10324562851336	0.0893382619135767	0.912825630756568	1.29366562627015	15	2.91829005631051e-09
2001-2002	C_body_CRP	1327	SBP	lnCRP	0.021951226807587	0.0277963138120094	-0.0372952136352574	0.0811976672504313	15	0.441998588159884
2001-2002	C_body_CRP	1327	DBP	lnCRP	-0.0125121403893135	0.0282415345533056	-0.0727075463788675	0.0476832656002405	15	0.664059276768518
2001-2002	C_body_CRP	1327	LDL	lnCRP	0.0359462649815778	0.0362840565857099	-0.0413913709390986	0.113283900902254	15	0.337549670948425
2001-2002	C_body_CRP	1327	HDL	lnCRP	-0.026666508241709	0.0241884872197419	-0.0782230483340063	0.0248900318505883	15	0.287642320330313
2001-2002	C_body_CRP	1327	lnTG	lnCRP	0.0597405288944528	0.0217525946857299	0.0133759708368078	0.106105086952098	15	0.0149955025863575
2001-2002	C_body_CRP	1327	HbA1c	lnCRP	0.0163060614786604	0.0109529781502888	-0.00703965882229883	0.0396517817796196	15	0.157279587564108
2001-2002	C_body_CRP	1327	Q6	lnCRP	0.0735866609533793	0.0283765729552546	0.0131034274233582	0.1340698944834	15	0.0203720832574639
2001-2002	C_body_CRP	1327	SBP	logFat	0.0661002075171116	0.165933694068233	-0.287579089297679	0.419779504331902	15	0.695982485881521
2001-2002	C_body_CRP	1327	DBP	logFat	0.150104920396564	0.113198279619031	-0.0911715012555688	0.391381342048696	15	0.20466701682045
2001-2002	C_body_CRP	1327	LDL	logFat	0.490246194700872	0.15085694334548	0.168702231362613	0.811790158039132	15	0.00538614971976833
2001-2002	C_body_CRP	1327	HDL	logFat	-0.0658139033831121	0.0979996162970272	-0.274695141004443	0.143067334238219	15	0.512066459030879
2001-2002	C_body_CRP	1327	lnTG	logFat	-0.0158313537368767	0.104793069976548	-0.239192495116203	0.20752978764245	15	0.88193146033553
2001-2002	C_body_CRP	1327	HbA1c	logFat	-0.0189631545341044	0.0571032923954795	-0.140675941160416	0.102749632092207	15	0.744419991621278
2001-2002	C_body_CRP	1327	Q6	logFat	0.250866847162556	0.1016937999814	0.0341116434059539	0.467622050919158	15	0.0261584484149828
2001-2002	D_insulin_body	1327	log2ins	logRatio	0.658544914454914	0.0753988055558593	0.497836164617127	0.8192536642927	15	2.8735016285455e-07
2001-2002	D_insulin_body	1327	log2ins	logFat	0.93621218637311	0.0487770139178146	0.832246442224221	1.040177930522	15	5.72264975021925e-12
2003-2004	A_background	1148	SBP	log2ins	0.176353016597187	0.0372945013163331	0.0968616687146104	0.255844364479764	15	0.000269086131594246
2003-2004	A_background	1148	DBP	log2ins	0.260954625238024	0.0595749759604716	0.133973569800343	0.387935680675706	15	0.000537747581636376
2003-2004	A_background	1148	LDL	log2ins	0.156639219898705	0.0361788499023475	0.0795258267154715	0.233752613081939	15	0.000595329727562039
2003-2004	A_background	1148	HDL	log2ins	-0.487610118288618	0.0346810397168001	-0.561531004632531	-0.413689231944704	15	4.82357297814838e-10
2003-2004	A_background	1148	lnTG	log2ins	0.487507797336866	0.0399542178845215	0.402347397783707	0.572668196890026	15	3.44107758044984e-09
2003-2004	A_background	1148	HbA1c	log2ins	0.120968338773064	0.0208304183006327	0.0765693531523601	0.165367324393767	15	3.45429461983753e-05
2003-2004	A_background	1148	BMI	log2ins	0.555774395113357	0.0436585042985793	0.462718495966331	0.648830294260383	15	1.92062017708519e-09
2003-2004	A_background	1148	lnCRP	log2ins	0.420057585665435	0.0471003703062016	0.319665522780585	0.520449648550286	15	2.20365651301951e-07
2003-2004	A_background	1148	Q6	log2ins	0.762005999374959	0.0620085977395977	0.629837801902094	0.894174196847823	15	3.12138745176249e-09
2003-2004	B_body	1148	SBP	log2ins	0.0549648915568559	0.0598998328323868	-0.0727085799128415	0.182638363026553	15	0.37334037876086
2003-2004	B_body	1148	DBP	log2ins	0.173800455444035	0.0577536078655233	0.0507015542046281	0.296899356683442	15	0.00880361041449803
2003-2004	B_body	1148	LDL	log2ins	-0.00537740915153315	0.048504666800951	-0.108762659161949	0.0980078408588823	15	0.913194183411128
2003-2004	B_body	1148	HDL	log2ins	-0.28172624423561	0.0499546297149211	-0.388202017040086	-0.175250471431135	15	4.70570308362565e-05
2003-2004	B_body	1148	lnTG	log2ins	0.339262187691989	0.0449279052789945	0.243500624402124	0.435023750981855	15	1.74014740337648e-06
2003-2004	B_body	1148	HbA1c	log2ins	0.0596081647357605	0.0362149833530373	-0.0175822450745258	0.136798574546047	15	0.120559633635105
2003-2004	B_body	1148	BMI	log2ins	0.0303214273243987	0.00965842806631974	0.00973497521161969	0.0509078794371777	15	0.00675147251986522
2003-2004	B_body	1148	lnCRP	log2ins	0.0846373427796112	0.0514192633940438	-0.0249602228146418	0.194234908373864	15	0.120544893168146
2003-2004	B_body	1148	Q6	log2ins	0.426380675863479	0.0735491265181576	0.269614423570033	0.583146928156924	15	3.51866024210711e-05
2003-2004	B_body	1148	SBP	logRatio	0.233256983375474	0.141766142667179	-0.0689103969882468	0.535424363739195	15	0.120682053104128
2003-2004	B_body	1148	DBP	logRatio	0.0080005795636241	0.155734392491263	-0.323939420539906	0.339940579667154	15	0.959706002961499
2003-2004	B_body	1148	LDL	logRatio	0.401986333851404	0.152898289689777	0.0760913437752614	0.727881323927547	15	0.0189661973697537
2003-2004	B_body	1148	HDL	logRatio	-0.60782424717372	0.128709737241617	-0.882162558126481	-0.333485936220958	15	0.000272401725984909
2003-2004	B_body	1148	lnTG	logRatio	0.854652579151642	0.116272195821882	0.606824260205854	1.10248089809743	15	2.40410730774269e-06
2003-2004	B_body	1148	HbA1c	logRatio	0.168060832482276	0.0606220303527338	0.0388480334360306	0.297273631528521	15	0.0142335076436241
2003-2004	B_body	1148	BMI	logRatio	-0.0555186209151724	0.0202853960127224	-0.0987559190279896	-0.0122813228023552	15	0.0152842828293839
2003-2004	B_body	1148	lnCRP	logRatio	0.298772345659137	0.11979222561103	0.0434412608189131	0.554103430499361	15	0.024793359155685
2003-2004	B_body	1148	Q6	logRatio	1.10003144914378	0.144621186764803	0.791778686335625	1.40828421195194	15	1.59408677255372e-06
2003-2004	B_body	1148	SBP	logFat	0.220431171008677	0.136731562158112	-0.0710052550169096	0.511867597034263	15	0.127767022852595
2003-2004	B_body	1148	DBP	logFat	0.208033745052787	0.109508931207975	-0.0253790166051873	0.441446506710761	15	0.0768734465699113
2003-2004	B_body	1148	LDL	logFat	0.402388583105803	0.15016591748582	0.0823175065220864	0.722459659689521	15	0.0171446140723776
2003-2004	B_body	1148	HDL	logFat	-0.199028103993388	0.117225028989528	-0.448887338761349	0.0508311307745739	15	0.110182931797207
2003-2004	B_body	1148	lnTG	logFat	0.0119163977354	0.0931274186945082	-0.186579996520164	0.210412791990964	15	0.89988196488751
2003-2004	B_body	1148	HbA1c	logFat	0.109832205564657	0.061175920179438	-0.0205611817010072	0.240225592830321	15	0.0927681723180132
2003-2004	B_body	1148	BMI	logFat	1.13218869880595	0.0333969960940639	1.06100468665819	1.2033727109537	15	1.36276370474638e-15
2003-2004	B_body	1148	lnCRP	logFat	1.15385708036111	0.141398307938237	0.852473721163232	1.45524043955898	15	6.73823065121641e-07
2003-2004	B_body	1148	Q6	logFat	0.426764892096348	0.131337581253447	0.146825464218769	0.706704319973927	15	0.00539021888519523
2003-2004	C_body_CRP	1148	SBP	log2ins	0.0497578803152258	0.0588449081289063	-0.0756670723746382	0.17518283300509	15	0.411074926785455
2003-2004	C_body_CRP	1148	DBP	log2ins	0.170928781718951	0.0575412153832608	0.0482825843393425	0.293574979098559	15	0.00952704061525251
2003-2004	C_body_CRP	1148	LDL	log2ins	-0.00882278309250016	0.0477969338670464	-0.110699536062567	0.0930539698775666	15	0.856023983467322
2003-2004	C_body_CRP	1148	HDL	log2ins	-0.278988566593465	0.0486080120142513	-0.382594091711805	-0.175383041475125	15	3.91206142548512e-05
2003-2004	C_body_CRP	1148	lnTG	log2ins	0.332772932493428	0.0442742567783996	0.238404588003112	0.427141276983745	15	1.84054514989297e-06
2003-2004	C_body_CRP	1148	HbA1c	log2ins	0.0575365420547069	0.0364101829122813	-0.0200699257674234	0.135143009876837	15	0.134906251422113
2003-2004	C_body_CRP	1148	Q6	log2ins	0.416157792974756	0.0717648336169883	0.263194670974654	0.569120914974859	15	3.50779141665312e-05
2003-2004	C_body_CRP	1148	SBP	logRatio	0.214876078311071	0.145363725309526	-0.0949593679407947	0.524711524562937	15	0.160045252152865
2003-2004	C_body_CRP	1148	DBP	logRatio	-0.00213651437900218	0.159315141025343	-0.341708699318262	0.337435670560258	15	0.989476940256949
2003-2004	C_body_CRP	1148	LDL	logRatio	0.389824061027031	0.152242566849151	0.0653267111015546	0.714321410952508	15	0.0217384922459576
2003-2004	C_body_CRP	1148	HDL	logRatio	-0.598160163402419	0.137547074752983	-0.891334813377741	-0.304985513427097	15	0.000572827840954967
2003-2004	C_body_CRP	1148	lnTG	logRatio	0.831745314656073	0.131357728170629	0.551762944641021	1.11172768467112	15	1.34585362309348e-05
2003-2004	C_body_CRP	1148	HbA1c	logRatio	0.160747942599252	0.0590639265051025	0.0348561632909752	0.286639721907528	15	0.0157608796043689
2003-2004	C_body_CRP	1148	Q6	logRatio	1.06394436748745	0.156294955922812	0.730809554712491	1.39707918026242	15	5.91915469706156e-06
2003-2004	C_body_CRP	1148	SBP	lnCRP	0.0497981416705351	0.0245696495097646	-0.0025708266116156	0.102167109952686	15	0.060840475028575
2003-2004	C_body_CRP	1148	DBP	lnCRP	0.0274637423191992	0.0225625030976285	-0.020627094654932	0.0755545792933305	15	0.242321224649266
2003-2004	C_body_CRP	1148	LDL	lnCRP	0.0329504223552497	0.0254507722926232	-0.0212966146820072	0.0871974593925067	15	0.215008687197858
2003-2004	C_body_CRP	1148	HDL	lnCRP	-0.0261822478856694	0.0290022689704843	-0.0879991209030106	0.0356346251316718	15	0.380919120787462
2003-2004	C_body_CRP	1148	lnTG	lnCRP	0.0620611008346916	0.0400510428607135	-0.0233056762699712	0.147427877939354	15	0.142087551850841
2003-2004	C_body_CRP	1148	HbA1c	lnCRP	0.019812317464232	0.0104868695799815	-0.00253991593636431	0.0421645508648283	15	0.0783470023831993
2003-2004	C_body_CRP	1148	Q6	lnCRP	0.0977682871709167	0.0380352034573051	0.0166981700465701	0.178838404295263	15	0.0213144953996367
2003-2004	C_body_CRP	1148	SBP	logFat	0.149444221379134	0.129969553150097	-0.127579323619248	0.426467766377515	15	0.268212876964461
2003-2004	C_body_CRP	1148	DBP	logFat	0.16888434655615	0.12306223310949	-0.0934165942806421	0.431185287392943	15	0.190128894189704
2003-2004	C_body_CRP	1148	LDL	logFat	0.355417955416934	0.172931220588269	-0.0131762161190283	0.724012126952897	15	0.0576985567084015
2003-2004	C_body_CRP	1148	HDL	logFat	-0.161705468057599	0.130727824188543	-0.440345229516287	0.116934293401089	15	0.235117448748096
2003-2004	C_body_CRP	1148	lnTG	logFat	-0.0765513259811446	0.10195078590497	-0.293854282267754	0.140751630305465	15	0.464350947275179
2003-2004	C_body_CRP	1148	HbA1c	logFat	0.0815898669010416	0.0636119646420276	-0.0539958262273725	0.217175560029456	15	0.219092474892662
2003-2004	C_body_CRP	1148	Q6	logFat	0.287396790316859	0.13130782012551	0.00752079678189538	0.567272783851823	15	0.0448495643234492
2003-2004	D_insulin_body	1148	log2ins	logRatio	0.727678666312126	0.0752492794051484	0.567288623920322	0.88806870870393	15	7.75361518927321e-08
2003-2004	D_insulin_body	1148	log2ins	logFat	0.890580460506428	0.0848924366480839	0.709636514991407	1.07152440602145	15	2.65106606976486e-08
