## Supplementary tables, figure source data and SAPA calculator for "A shared cardiovascular and cerebrovascular risk marker phenotype: physiological context and prognosis": Insulin_Eligibility_Counts.csv

cycle	dxa_panel	positive_insulin	positive_fasting_weight	no_diagnosed_diabetes	base_eligible	measured_eligible	reported_insulin	reported_pills	pregnant	hypoglycemia
2001-2002	1705	1699	1705	1586	1580	1327	10	89	0	1
2003-2004	1537	1534	1537	1404	1401	1148	9	103	0	1
