## Supplementary tables, figure source data and SAPA calculator for "A shared cardiovascular and cerebrovascular risk marker phenotype: physiological context and prognosis": Insulin_Fixed_Sensitivity_Results.csv

sensitivity	cycle	n	beta	se	lower	upper	failed
native_assay	pooled	2475	0.319514769291868	0.038473343820592	0.240941718905266	0.39808781967847	0
native_assay	2001-2002	1327	0.413844345152111	0.0673838728988998	0.270219019883694	0.557469670420529	0
native_assay	2003-2004	1148	0.275610719327735	0.047357703550103	0.174670163617113	0.376551275038356	0
exclude_lab_hyperglycemia	pooled	2384	0.411552720706511	0.0464137559287825	0.31676318537967	0.506342256033352	0
exclude_lab_hyperglycemia	2001-2002	1275	0.417046199845408	0.0663305581439522	0.275665961832755	0.558426437858062	0
exclude_lab_hyperglycemia	2003-2004	1109	0.421450197935527	0.0703739695533131	0.27145163251188	0.571448763359174	0
