## Supplementary tables, figure source data and SAPA calculator for "A shared cardiovascular and cerebrovascular risk marker phenotype: physiological context and prognosis": Insulin_Frozen_Reference.csv

variable	reference_mean	reference_sd	frozen_loading
SBP	125.889299739127	19.3283521104695	0.392562
DBP	72.3085558109613	11.8285951530586	0.2875
LDL	117.720489114109	36.3155706912103	0.352646
HDL	55.1045830570953	17.3360977057968	-0.413997
lnTG	4.537647063786	0.592184147889648	0.629933
HbA1c	5.74264956338763	1.08363802210029	0.442657
BMI	29.5624364493185	7.13127073285116	0.448779
lnCRP	0.596453219072588	1.23541639029462	0.423349
