## Supplementary tables, figure source data and SAPA calculator for "A shared cardiovascular and cerebrovascular risk marker phenotype: physiological context and prognosis": Insulin_Model_Integrity.csv

cycle	model	n	rank	condition_number	failed
pooled	A_background	2475	12	1945.05636282904	0
pooled	B_body	2475	15	42001.1435934631	0
pooled	C_body_CRP	2475	16	38205.2920920709	0
pooled	D_insulin_body	2475	14	50558.293574983	0
2001-2002	A_background	1327	11	2479.67907369513	0
2001-2002	B_body	1327	14	47557.566517116	0
2001-2002	C_body_CRP	1327	15	45938.8679426812	0
2001-2002	D_insulin_body	1327	13	58412.6276052559	0
2003-2004	A_background	1148	11	1919.77195751231	0
2003-2004	B_body	1148	14	45816.842447611	0
2003-2004	C_body_CRP	1148	15	33442.0953233071	0
2003-2004	D_insulin_body	1148	13	45341.6863682427	0
