## Supplementary tables, figure source data and SAPA calculator for "A shared cardiovascular and cerebrovascular risk marker phenotype: physiological context and prognosis": Insulin_Primary_Interpretable_Units.csv

cycle	model	n	outcome	term	beta	se	lower	upper	df	p	p_holm	estimand	estimate	ci_lower	ci_upper	raw_log_coefficient
pooled	B_body	2475	lnCRP	log2ins	0.0820212120541358	0.0412209173394685	-0.00216313205173078	0.166205556160002	30	0.0557961460023034	0.0557961460023034	CRP percent difference per doubling of harmonized fasting insulin	10.6642160317308	-0.266880119228952	22.7933982668757	0.10133034972351
pooled	C_body_CRP	2475	Q6	log2ins	0.408050877833124	0.0480546490054218	0.309910191772128	0.506191563894121	30	1.7824266741252e-09	3.5648533482504e-09	Q6 difference per doubling of harmonized fasting insulin	0.408050877833124	0.309910191772128	0.506191563894121
pooled	C_body_CRP	2475	Q6	logRatio	1.08102068822607	0.0907725377926571	0.895638434503568	1.26640294194858	30	6.74598417014772e-13	2.02379525104432e-12	Q6 difference per 10% higher trunk-to-leg fat ratio	0.103032276167022	0.0853634602321992	0.120701092101845
