## Supplementary tables, figure source data and SAPA calculator for "A shared cardiovascular and cerebrovascular risk marker phenotype: physiological context and prognosis": Insulin_Profile_Alignment.csv

cycle	model	n	markers	cosine	cosine_low	cosine_high	parallel_fraction	fraction_low	fraction_high	wald	df_num	df_den	p_proportionality
pooled	A_background	2475	8	0.922771759251541	0.893370575963027	0.941460160471328	0.851507719672184	0.798110986104208	0.886347238099086	338.314601049744	7	30	1.30294260931377e-14
pooled	B_body	2475	8	0.786559676298167	0.67508731843678	0.84325443558233	0.618676124378278	0.455742927339765	0.711078043204985	152.96397648536	7	30	3.78303877451292e-10
pooled	C_body_CRP	2475	6	0.840194977179369	0.687855265464782	0.915175660329786	0.70592759967744	0.473144896248709	0.837546494999224	59.0869317680317	5	30	2.26530202451096e-06
2001-2002	A_background	1327	8	0.915179299042374	0.849126844666658	0.945503442562183	0.837553149395691	0.721016402301909	0.893976760709561	189.676767868331	7	15	2.02365505778495e-07
2001-2002	B_body	1327	8	0.772509716299121	0.589364122951701	0.847008611137393	0.596771261776549	0.347351991157614	0.717423590876075	140.085409773826	7	15	1.53335158789627e-06
2001-2002	C_body_CRP	1327	6	0.840042069714987	0.570029803626632	0.944177379642009	0.705670678891038	0.324934026657575	0.891470924925357	29.1653235587675	5	15	0.00346632027900833
2003-2004	A_background	1148	8	0.924385724424022	0.895490353228899	0.937814392745999	0.854488967518925	0.801902992318655	0.879495835469915	372.593489047839	7	15	1.82450526886816e-09
2003-2004	B_body	1148	8	0.792532391671067	0.623533022004636	0.845973490593246	0.628107591847862	0.388793637716256	0.715671148095997	208.082138182685	7	15	1.07604603626904e-07
2003-2004	C_body_CRP	1148	6	0.829547316886932	0.660208391593594	0.884003758558339	0.688148750954308	0.435875126152001	0.781462675886628	190.263535364752	5	15	5.29504251997136e-08
