## Supplementary tables, figure source data and SAPA calculator for "A shared cardiovascular and cerebrovascular risk marker phenotype: physiological context and prognosis": Insulin_Selection_and_Missingness_Description.csv

group	total_n	variable	observed_n	weighted_mean
measured_eligible	2475	age	2475	42.9948604813519
measured_eligible	2475	sex_male	2475	0.499401073062356
measured_eligible	2475	BMI	2475	27.0090497204133
measured_eligible	2475	waist	2461	93.5932334384397
measured_eligible	2475	LBXIN	2475	9.60572251545267
measured_eligible	2475	lnCRP	2475	0.51845535889075
other_DXA_eligible	506	age	506	46.3023000293708
other_DXA_eligible	506	sex_male	506	0.4505895127492
other_DXA_eligible	506	BMI	506	32.7020044637456
other_DXA_eligible	506	waist	491	106.901482763121
other_DXA_eligible	506	LBXIN	506	15.6658045653001
other_DXA_eligible	506	lnCRP	506	1.0398168912865
