## Supplementary tables, figure source data and SAPA calculator for "A shared cardiovascular and cerebrovascular risk marker phenotype: physiological context and prognosis": Insulin_Supporting_Interpretable_Units.csv

cycle	model	n	outcome	term	beta	se	lower	upper	df	p	interpretation	estimate	ci_lower	ci_upper
pooled	D_insulin_body	2475	log2ins	logRatio	0.694914208720225	0.0531710635007862	0.586324410260325	0.803504007180125	30	6.42099600484025e-14	Insulin percent difference per 10% higher trunk-to-leg ratio	4.69789221892705	3.94949035623697	5.45168232687119
pooled	C_body_CRP	2475	Q6	lnCRP	0.0856370791660968	0.0242136673196944	0.0361861733330436	0.13508798499915	30	0.00133940340081812	Q6 difference per doubling of CRP	0.0593590999753688	0.0250823440210527	0.093635855929685
2001-2002	D_insulin_body	1327	log2ins	logRatio	0.658544914454914	0.0753988055558593	0.497836164617127	0.8192536642927	15	2.8735016285455e-07	Insulin percent difference per 10% higher trunk-to-leg ratio	4.44663651663912	3.34358624455509	5.56146032926843
2001-2002	C_body_CRP	1327	Q6	lnCRP	0.0735866609533793	0.0283765729552546	0.0131034274233582	0.1340698944834	15	0.0203720832574639	Q6 difference per doubling of CRP	0.0510063865666555	0.0090826037741726	0.0929301693591381
2003-2004	D_insulin_body	1148	log2ins	logRatio	0.727678666312126	0.0752492794051484	0.567288623920322	0.88806870870393	15	7.75361518927321e-08	Insulin percent difference per 10% higher trunk-to-leg ratio	4.92476154560011	3.81884773532075	6.04245592735031
2003-2004	C_body_CRP	1148	Q6	lnCRP	0.0977682871709167	0.0380352034573051	0.0166981700465701	0.178838404295263	15	0.0213144953996367	Q6 difference per doubling of CRP	0.067767812600696	0.0115742894882906	0.123961335713101
