## Supplementary tables, figure source data and SAPA calculator for "A shared cardiovascular and cerebrovascular risk marker phenotype: physiological context and prognosis": Joint_Comparison.csv

period	variant	complete_df	numerator_df	denominator_df	F	p_finite
2001-2004	DXA	30	3	26.2451280917935	11.9188235268342	4.12640130005709e-05
2001-2004	DXA_verified_measured	30	3	28.1818181818182	3.92245810243112	0.0185627983190597
1999-2000	DXA	14	3	11.4286444892733	0.0452598251707139	0.986545141541685
1999-2000	DXA_verified_measured	14	3	12.3529411764706	1.12465208767687	0.376854204259716
