## Supplementary tables, figure source data and SAPA calculator for "A shared cardiovascular and cerebrovascular risk marker phenotype: physiological context and prognosis": Landmark_Associations.csv

key	n	events	beta	SE	HR	lower	upper	P	Holm_primary
CHARLS_Stroke__Original_lower__midpoint	3535	166	0.364929216336369	0.0643776422815	1.44041204689885	1.2696598595401	1.63412810861238	1.43993657934932e-08	4.31980973804796e-08
CHARLS_Stroke__Original_lower__first_positive	3535	166	0.361703188913398	0.0634336742480512	1.43577272544783	1.26791419908298	1.62585395812339	1.18361879363765e-08	3.55085638091294e-08
CHARLS_Stroke__Four_setting_lower__midpoint	2195	81	0.394687538958916	0.0855849096928684	1.48392045114533	1.25475598066468	1.75493876041212	3.99487692851303e-06
CHARLS_Stroke__Four_setting_lower__first_positive	2195	81	0.394867361376786	0.0855744710393731	1.48418731730232	1.25500731109391	1.75521845440168	3.94398414959593e-06
ELSA_Stroke__Original_lower__midpoint	1293	16	0.697872214572293	0.372288481795267	2.00947242917631	0.968687506566187	4.1685057526277	0.0608550859432689	0.121710171886538
ELSA_Stroke__Original_lower__first_positive	1293	5	0.130699338644721	0.860669000055017	1.1396250885737	0.210933596943991	6.15712888474313	0.879299058297072	0.987055414829454
ELSA_MI__Original_lower__midpoint	1293	11	0.26192449635045	0.456340221913522	1.29942842713682	0.531260742059814	3.1783154740637	0.565989734822581	0.565989734822581
ELSA_MI__Original_lower__first_positive	1293	9	-0.285791769678238	0.417391711591474	0.751419067891587	0.331582203944412	1.70283751321503	0.493527707414727	0.987055414829454
