## Supplementary tables, figure source data and SAPA calculator for "A shared cardiovascular and cerebrovascular risk marker phenotype: physiological context and prognosis": Landmark_Flow.csv

key	original_n	original_lower	landmark_eligible	eligible_lower	no_followup	analysis_n	analysis_lower	future_reports	tau
CHARLS_Stroke__Original_lower	6330	4054	5651	3621	170	5481	3535	166	7.00068446269678
CHARLS_Stroke__Four_setting_lower	6330	2520	5651	2256	170	5481	2195	81	7.00068446269678
ELSA_Stroke__Original_lower	2519	1530	2243	1375	133	2110	1293	17	6
ELSA_MI__Original_lower	2519	1530	2243	1375	133	2110	1293	15	6
