## Supplementary tables, figure source data and SAPA calculator for "A shared cardiovascular and cerebrovascular risk marker phenotype: physiological context and prognosis": Landmark_Groups.csv

key	group	n	events	assigned_event_free_at_horizon	net_risk
CHARLS_Stroke__Original_lower__midpoint	Low	1267	31	1148	0.0256040087195862
CHARLS_Stroke__Original_lower__midpoint	Middle	2030	114	1774	0.0587080166306664
CHARLS_Stroke__Original_lower__midpoint	High	238	21	191	0.0935092423385058
CHARLS_Stroke__Original_lower__first_positive	Low	1267	31	1148	0.0256361293009665
CHARLS_Stroke__Original_lower__first_positive	Middle	2030	114	1774	0.0587724350588653
CHARLS_Stroke__Original_lower__first_positive	High	238	21	191	0.0935092423385058
CHARLS_Stroke__Four_setting_lower__midpoint	Low	932	18	861	0.0200681358458425
CHARLS_Stroke__Four_setting_lower__midpoint	Middle	1178	59	1048	0.0519196346314543
CHARLS_Stroke__Four_setting_lower__midpoint	High	85	4	74	0.0487230989956958
CHARLS_Stroke__Four_setting_lower__first_positive	Low	932	18	861	0.0200681358458425
CHARLS_Stroke__Four_setting_lower__first_positive	Middle	1178	59	1048	0.0519561894253079
CHARLS_Stroke__Four_setting_lower__first_positive	High	85	4	74	0.0487230989956958
ELSA_Stroke__Original_lower__midpoint	Low	298	2	236	0.0075609548891343
ELSA_Stroke__Original_lower__midpoint	Middle	811	8	589	0.0125252567118092
ELSA_Stroke__Original_lower__midpoint	High	184	6	135	0.0397041634427011
ELSA_Stroke__Original_lower__first_positive	Low	298	1	237	0.0036231884057971
ELSA_Stroke__Original_lower__first_positive	Middle	811	2	595	0.0024923077401469
ELSA_Stroke__Original_lower__first_positive	High	184	2	139	0.0118929983060417
ELSA_MI__Original_lower__midpoint	Low	298	2	236	0.0069930926370451
ELSA_MI__Original_lower__midpoint	Middle	811	6	592	0.0075786394522128
ELSA_MI__Original_lower__midpoint	High	184	3	137	0.0201187886899783
ELSA_MI__Original_lower__first_positive	Low	298	2	236	0.0073695455221559
ELSA_MI__Original_lower__first_positive	Middle	811	6	592	0.0077784601034196
ELSA_MI__Original_lower__first_positive	High	184	1	139	0.0058823529411764
