## Supplementary tables, figure source data and SAPA calculator for "A shared cardiovascular and cerebrovascular risk marker phenotype: physiological context and prognosis": LAVA_Error_Input_Compatibility.csv

run	outcome	outcome_id	gSAPA_spec	intercept	gSAPA_diagonal	outcome_diagonal	normalized_error_correlation	reference_error_correlation	provenance	compatibility	uncertainty
Direct14_Default	MVP_MI	GCST90475932	Complete eight-trait gSAPA	0.0393860843501658	1.00992388877977	1.20147009886185	0.0357554296154143	0	Eight-trait gSAPA summary data with MVP or FinnGen vascular summary data	Exposure version and endpoints match; HM3 and chi-square filters differ from full LAVA SNP set	No intercept SE saved in this object; nonzero estimate is not proof of participant overlap
Direct14_Default	MVP_CAD	GCST90475936	Complete eight-trait gSAPA	0.0466519917252414	1.00992388877977	1.39926163247956	0.0392442834961303	0	Eight-trait gSAPA summary data with MVP or FinnGen vascular summary data	Exposure version and endpoints match; HM3 and chi-square filters differ from full LAVA SNP set	No intercept SE saved in this object; nonzero estimate is not proof of participant overlap
Direct14_Default	MVP_Stroke	GCST90476623	Complete eight-trait gSAPA	0.0232140452605091	1.00992388877977	1.04961758581779	0.0225471137079349	0	Eight-trait gSAPA summary data with MVP or FinnGen vascular summary data	Exposure version and endpoints match; HM3 and chi-square filters differ from full LAVA SNP set	No intercept SE saved in this object; nonzero estimate is not proof of participant overlap
Direct14_Default	MVP_CerebralInfarction	GCST90477991	Complete eight-trait gSAPA	0.0170992150302799	1.00992388877977	1.07075626251706	0.016443207590367	0	Eight-trait gSAPA summary data with MVP or FinnGen vascular summary data	Exposure version and endpoints match; HM3 and chi-square filters differ from full LAVA SNP set	No intercept SE saved in this object; nonzero estimate is not proof of participant overlap
Direct14_Default	FG_MI	R12_I9_MI_STRICT	Complete eight-trait gSAPA	0.0185862057116282	1.00992388877977	1.14845800563305	0.0172579361269871	0	Eight-trait gSAPA summary data with MVP or FinnGen vascular summary data	Exposure version and endpoints match; HM3 and chi-square filters differ from full LAVA SNP set	No intercept SE saved in this object; nonzero estimate is not proof of participant overlap
Direct14_Default	FG_CAD	R12_I9_CORATHER	Complete eight-trait gSAPA	0.0272225703296949	1.00992388877977	1.23446288238644	0.024380678512032	0	Eight-trait gSAPA summary data with MVP or FinnGen vascular summary data	Exposure version and endpoints match; HM3 and chi-square filters differ from full LAVA SNP set	No intercept SE saved in this object; nonzero estimate is not proof of participant overlap
Direct14_Default	FG_Stroke	R12_I9_STR	Complete eight-trait gSAPA	0.00959756964036727	1.00992388877977	1.05646770567615	0.0092915642962652	0	Eight-trait gSAPA summary data with MVP or FinnGen vascular summary data	Exposure version and endpoints match; HM3 and chi-square filters differ from full LAVA SNP set	No intercept SE saved in this object; nonzero estimate is not proof of participant overlap
Direct14_Chi80	MVP_MI	GCST90475932	Complete eight-trait gSAPA	0.039543888328553	1.00992388877977	1.20155941506262	0.0358973527772796	0	Eight-trait gSAPA summary data with MVP or FinnGen vascular summary data	Exposure version and endpoints match; HM3 and chi-square filters differ from full LAVA SNP set	No intercept SE saved in this object; nonzero estimate is not proof of participant overlap
Direct14_Chi80	MVP_CAD	GCST90475936	Complete eight-trait gSAPA	0.0433178216843949	1.00992388877977	1.40109835862645	0.036415642303171	0	Eight-trait gSAPA summary data with MVP or FinnGen vascular summary data	Exposure version and endpoints match; HM3 and chi-square filters differ from full LAVA SNP set	No intercept SE saved in this object; nonzero estimate is not proof of participant overlap
Direct14_Chi80	MVP_Stroke	GCST90476623	Complete eight-trait gSAPA	0.0232140452605091	1.00992388877977	1.04961758581779	0.0225471137079349	0	Eight-trait gSAPA summary data with MVP or FinnGen vascular summary data	Exposure version and endpoints match; HM3 and chi-square filters differ from full LAVA SNP set	No intercept SE saved in this object; nonzero estimate is not proof of participant overlap
Direct14_Chi80	MVP_CerebralInfarction	GCST90477991	Complete eight-trait gSAPA	0.0170992150302799	1.00992388877977	1.07075626251706	0.016443207590367	0	Eight-trait gSAPA summary data with MVP or FinnGen vascular summary data	Exposure version and endpoints match; HM3 and chi-square filters differ from full LAVA SNP set	No intercept SE saved in this object; nonzero estimate is not proof of participant overlap
Direct14_Chi80	FG_MI	R12_I9_MI_STRICT	Complete eight-trait gSAPA	0.0174206215390742	1.00992388877977	1.14620483795058	0.0161915417749823	0	Eight-trait gSAPA summary data with MVP or FinnGen vascular summary data	Exposure version and endpoints match; HM3 and chi-square filters differ from full LAVA SNP set	No intercept SE saved in this object; nonzero estimate is not proof of participant overlap
Direct14_Chi80	FG_CAD	R12_I9_CORATHER	Complete eight-trait gSAPA	0.0246932881666234	1.00992388877977	1.23039163850005	0.0221519986601314	0	Eight-trait gSAPA summary data with MVP or FinnGen vascular summary data	Exposure version and endpoints match; HM3 and chi-square filters differ from full LAVA SNP set	No intercept SE saved in this object; nonzero estimate is not proof of participant overlap
Direct14_Chi80	FG_Stroke	R12_I9_STR	Complete eight-trait gSAPA	0.00959756964036727	1.00992388877977	1.05646770567615	0.0092915642962652	0	Eight-trait gSAPA summary data with MVP or FinnGen vascular summary data	Exposure version and endpoints match; HM3 and chi-square filters differ from full LAVA SNP set	No intercept SE saved in this object; nonzero estimate is not proof of participant overlap
