## Supplementary tables, figure source data and SAPA calculator for "A shared cardiovascular and cerebrovascular risk marker phenotype: physiological context and prognosis": LAVA_Error_Settings.tsv

setting	outcome	outcome_id	reference_error_correlation	scenario_error_correlation	application	uncertainty
Direct14_Default	MVP_MI	GCST90475932	0	0.0357554296154143	Specified nonzero input; actual bivariate fits only for originally eligible regions	Intercept standard errors unavailable; not a confidence bound
Direct14_Default	MVP_CAD	GCST90475936	0	0.0392442834961303	Specified nonzero input; actual bivariate fits only for originally eligible regions	Intercept standard errors unavailable; not a confidence bound
Direct14_Default	MVP_Stroke	GCST90476623	0	0.0225471137079349	Specified nonzero input; actual bivariate fits only for originally eligible regions	Intercept standard errors unavailable; not a confidence bound
Direct14_Default	MVP_CerebralInfarction	GCST90477991	0	0.016443207590367	Specified nonzero input; actual bivariate fits only for originally eligible regions	Intercept standard errors unavailable; not a confidence bound
Direct14_Default	FG_MI	R12_I9_MI_STRICT	0	0.0172579361269871	Specified nonzero input; actual bivariate fits only for originally eligible regions	Intercept standard errors unavailable; not a confidence bound
Direct14_Default	FG_CAD	R12_I9_CORATHER	0	0.024380678512032	Specified nonzero input; actual bivariate fits only for originally eligible regions	Intercept standard errors unavailable; not a confidence bound
Direct14_Default	FG_Stroke	R12_I9_STR	0	0.0092915642962652	Specified nonzero input; actual bivariate fits only for originally eligible regions	Intercept standard errors unavailable; not a confidence bound
Direct14_Chi80	MVP_MI	GCST90475932	0	0.0358973527772796	Specified nonzero input; actual bivariate fits only for originally eligible regions	Intercept standard errors unavailable; not a confidence bound
Direct14_Chi80	MVP_CAD	GCST90475936	0	0.036415642303171	Specified nonzero input; actual bivariate fits only for originally eligible regions	Intercept standard errors unavailable; not a confidence bound
Direct14_Chi80	MVP_Stroke	GCST90476623	0	0.0225471137079349	Specified nonzero input; actual bivariate fits only for originally eligible regions	Intercept standard errors unavailable; not a confidence bound
Direct14_Chi80	MVP_CerebralInfarction	GCST90477991	0	0.016443207590367	Specified nonzero input; actual bivariate fits only for originally eligible regions	Intercept standard errors unavailable; not a confidence bound
Direct14_Chi80	FG_MI	R12_I9_MI_STRICT	0	0.0161915417749823	Specified nonzero input; actual bivariate fits only for originally eligible regions	Intercept standard errors unavailable; not a confidence bound
Direct14_Chi80	FG_CAD	R12_I9_CORATHER	0	0.0221519986601314	Specified nonzero input; actual bivariate fits only for originally eligible regions	Intercept standard errors unavailable; not a confidence bound
Direct14_Chi80	FG_Stroke	R12_I9_STR	0	0.0092915642962652	Specified nonzero input; actual bivariate fits only for originally eligible regions	Intercept standard errors unavailable; not a confidence bound
