## Supplementary tables, figure source data and SAPA calculator for "A shared cardiovascular and cerebrovascular risk marker phenotype: physiological context and prognosis": LAVA_Selected_Intervals.tsv

family	source	role	outcome_id	scale	LOC	CHR	START	STOP	rho	rho_lower	rho_upper	p_bivar	boundary_capped	original_file	interval
MI	MVP	Discovery	GCST90475932	UnitVariance	1264	8	19488889	20135628	0.619998	0.45218	0.82144	0.0000000000148459	FALSE	04_SUPPLEMENTARY\SAPA_FullgSAPA_v1_20260913\LAVA_v2_StartupThreads\MI\Discovery_UnitVariance.tsv	Saved LAVA run.bivar pointwise 95% CI; selected-locus coverage is not selection-adjusted
MI	MVP	Discovery	GCST90475932	ReferenceScale	1264	8	19488889	20135628	0.622264	0.45399	0.82368	0.0000000000154219	FALSE	04_SUPPLEMENTARY\SAPA_FullgSAPA_v1_20260913\LAVA_v2_StartupThreads\MI\Discovery_ReferenceScale.tsv	Saved LAVA run.bivar pointwise 95% CI; selected-locus coverage is not selection-adjusted
MI	FinnGen	Replication	R12_I9_MI_STRICT	UnitVariance	1264	8	19488889	20135628	0.565951	0.38971	0.77652	0.00000000232278	FALSE	04_SUPPLEMENTARY\SAPA_FullgSAPA_v1_20260913\LAVA_v2_StartupThreads\MI\Replication_UnitVariance.tsv	Saved LAVA run.bivar pointwise 95% CI; selected-locus coverage is not selection-adjusted
MI	FinnGen	Replication	R12_I9_MI_STRICT	ReferenceScale	1264	8	19488889	20135628	0.569247	0.39369	0.78344	0.00000000216122	FALSE	04_SUPPLEMENTARY\SAPA_FullgSAPA_v1_20260913\LAVA_v2_StartupThreads\MI\Replication_ReferenceScale.tsv	Saved LAVA run.bivar pointwise 95% CI; selected-locus coverage is not selection-adjusted
MI	MVP	Discovery	GCST90475932	UnitVariance	2318	19	10028841	11681978	0.399821	0.15264	0.67053	0.00176475	FALSE	04_SUPPLEMENTARY\SAPA_FullgSAPA_v1_20260913\LAVA_v2_StartupThreads\MI\Discovery_UnitVariance.tsv	Saved LAVA run.bivar pointwise 95% CI; selected-locus coverage is not selection-adjusted
MI	MVP	Discovery	GCST90475932	ReferenceScale	2318	19	10028841	11681978	0.402042	0.15178	0.67507	0.00177536	FALSE	04_SUPPLEMENTARY\SAPA_FullgSAPA_v1_20260913\LAVA_v2_StartupThreads\MI\Discovery_ReferenceScale.tsv	Saved LAVA run.bivar pointwise 95% CI; selected-locus coverage is not selection-adjusted
MI	FinnGen	Replication	R12_I9_MI_STRICT	UnitVariance	2318	19	10028841	11681978	0.492843	0.32152	0.69013	0.000000126463	FALSE	04_SUPPLEMENTARY\SAPA_FullgSAPA_v1_20260913\LAVA_v2_StartupThreads\MI\Replication_UnitVariance.tsv	Saved LAVA run.bivar pointwise 95% CI; selected-locus coverage is not selection-adjusted
MI	FinnGen	Replication	R12_I9_MI_STRICT	ReferenceScale	2318	19	10028841	11681978	0.495303	0.32285	0.69536	0.000000130671	FALSE	04_SUPPLEMENTARY\SAPA_FullgSAPA_v1_20260913\LAVA_v2_StartupThreads\MI\Replication_ReferenceScale.tsv	Saved LAVA run.bivar pointwise 95% CI; selected-locus coverage is not selection-adjusted
CORATHER	MVP	Discovery	GCST90475936	UnitVariance	961	6	31427210	32208901	0.388374	0.22739	0.55048	0.00000546199	FALSE	04_SUPPLEMENTARY\SAPA_FullgSAPA_v1_20260913\LAVA_v2_StartupThreads\CORATHER\Discovery_UnitVariance.tsv	Saved LAVA run.bivar pointwise 95% CI; selected-locus coverage is not selection-adjusted
CORATHER	MVP	Discovery	GCST90475936	ReferenceScale	961	6	31427210	32208901	0.390151	0.22974	0.55075	0.00000532707	FALSE	04_SUPPLEMENTARY\SAPA_FullgSAPA_v1_20260913\LAVA_v2_StartupThreads\CORATHER\Discovery_ReferenceScale.tsv	Saved LAVA run.bivar pointwise 95% CI; selected-locus coverage is not selection-adjusted
CORATHER	FinnGen	Replication	R12_I9_CORATHER	UnitVariance	961	6	31427210	32208901	0.340986	0.17623	0.51285	0.000134418	FALSE	04_SUPPLEMENTARY\SAPA_FullgSAPA_v1_20260913\LAVA_v2_StartupThreads\CORATHER\Replication_UnitVariance.tsv	Saved LAVA run.bivar pointwise 95% CI; selected-locus coverage is not selection-adjusted
CORATHER	FinnGen	Replication	R12_I9_CORATHER	ReferenceScale	961	6	31427210	32208901	0.341464	0.17597	0.51411	0.000137828	FALSE	04_SUPPLEMENTARY\SAPA_FullgSAPA_v1_20260913\LAVA_v2_StartupThreads\CORATHER\Replication_ReferenceScale.tsv	Saved LAVA run.bivar pointwise 95% CI; selected-locus coverage is not selection-adjusted
CORATHER	MVP	Discovery	GCST90475936	UnitVariance	962	6	32208902	32454577	0.631227	0.35553	0.94238	0.00010592	FALSE	04_SUPPLEMENTARY\SAPA_FullgSAPA_v1_20260913\LAVA_v2_StartupThreads\CORATHER\Discovery_UnitVariance.tsv	Saved LAVA run.bivar pointwise 95% CI; selected-locus coverage is not selection-adjusted
CORATHER	MVP	Discovery	GCST90475936	ReferenceScale	962	6	32208902	32454577	0.631448	0.3558	0.94365	0.000106604	FALSE	04_SUPPLEMENTARY\SAPA_FullgSAPA_v1_20260913\LAVA_v2_StartupThreads\CORATHER\Discovery_ReferenceScale.tsv	Saved LAVA run.bivar pointwise 95% CI; selected-locus coverage is not selection-adjusted
CORATHER	FinnGen	Replication	R12_I9_CORATHER	UnitVariance	962	6	32208902	32454577	0.732277	0.49155	0.98086	0.00000191658	FALSE	04_SUPPLEMENTARY\SAPA_FullgSAPA_v1_20260913\LAVA_v2_StartupThreads\CORATHER\Replication_UnitVariance.tsv	Saved LAVA run.bivar pointwise 95% CI; selected-locus coverage is not selection-adjusted
CORATHER	FinnGen	Replication	R12_I9_CORATHER	ReferenceScale	962	6	32208902	32454577	0.73263	0.49737	0.98244	0.00000192913	FALSE	04_SUPPLEMENTARY\SAPA_FullgSAPA_v1_20260913\LAVA_v2_StartupThreads\CORATHER\Replication_ReferenceScale.tsv	Saved LAVA run.bivar pointwise 95% CI; selected-locus coverage is not selection-adjusted
CORATHER	MVP	Discovery	GCST90475936	UnitVariance	970	6	33864263	34979270	0.934804	0.70444	1	0.0000000000202422	FALSE	04_SUPPLEMENTARY\SAPA_FullgSAPA_v1_20260913\LAVA_v2_StartupThreads\CORATHER\Discovery_UnitVariance.tsv	Saved LAVA run.bivar pointwise 95% CI; selected-locus coverage is not selection-adjusted
CORATHER	MVP	Discovery	GCST90475936	ReferenceScale	970	6	33864263	34979270	0.937533	0.70325	1	0.0000000000204349	FALSE	04_SUPPLEMENTARY\SAPA_FullgSAPA_v1_20260913\LAVA_v2_StartupThreads\CORATHER\Discovery_ReferenceScale.tsv	Saved LAVA run.bivar pointwise 95% CI; selected-locus coverage is not selection-adjusted
CORATHER	FinnGen	Replication	R12_I9_CORATHER	UnitVariance	970	6	33864263	34979270	0.337112	0.14126	0.53639	0.000710616	FALSE	04_SUPPLEMENTARY\SAPA_FullgSAPA_v1_20260913\LAVA_v2_StartupThreads\CORATHER\Replication_UnitVariance.tsv	Saved LAVA run.bivar pointwise 95% CI; selected-locus coverage is not selection-adjusted
CORATHER	FinnGen	Replication	R12_I9_CORATHER	ReferenceScale	970	6	33864263	34979270	0.338716	0.14193	0.53957	0.000698733	FALSE	04_SUPPLEMENTARY\SAPA_FullgSAPA_v1_20260913\LAVA_v2_StartupThreads\CORATHER\Replication_ReferenceScale.tsv	Saved LAVA run.bivar pointwise 95% CI; selected-locus coverage is not selection-adjusted
CORATHER	MVP	Discovery	GCST90475936	UnitVariance	971	6	34979271	36346353	0.628589	0.37979	0.91054	0.00000266743	FALSE	04_SUPPLEMENTARY\SAPA_FullgSAPA_v1_20260913\LAVA_v2_StartupThreads\CORATHER\Discovery_UnitVariance.tsv	Saved LAVA run.bivar pointwise 95% CI; selected-locus coverage is not selection-adjusted
CORATHER	MVP	Discovery	GCST90475936	ReferenceScale	971	6	34979271	36346353	0.630446	0.38415	0.91769	0.00000270379	FALSE	04_SUPPLEMENTARY\SAPA_FullgSAPA_v1_20260913\LAVA_v2_StartupThreads\CORATHER\Discovery_ReferenceScale.tsv	Saved LAVA run.bivar pointwise 95% CI; selected-locus coverage is not selection-adjusted
CORATHER	FinnGen	Replication	R12_I9_CORATHER	UnitVariance	971	6	34979271	36346353	0.445704	0.19732	0.71577	0.000698003	FALSE	04_SUPPLEMENTARY\SAPA_FullgSAPA_v1_20260913\LAVA_v2_StartupThreads\CORATHER\Replication_UnitVariance.tsv	Saved LAVA run.bivar pointwise 95% CI; selected-locus coverage is not selection-adjusted
CORATHER	FinnGen	Replication	R12_I9_CORATHER	ReferenceScale	971	6	34979271	36346353	0.446799	0.19694	0.71786	0.000704909	FALSE	04_SUPPLEMENTARY\SAPA_FullgSAPA_v1_20260913\LAVA_v2_StartupThreads\CORATHER\Replication_ReferenceScale.tsv	Saved LAVA run.bivar pointwise 95% CI; selected-locus coverage is not selection-adjusted
CORATHER	MVP	Discovery	GCST90475936	UnitVariance	977	6	42103739	43770626	0.485754	0.29784	0.68931	0.0000023838	FALSE	04_SUPPLEMENTARY\SAPA_FullgSAPA_v1_20260913\LAVA_v2_StartupThreads\CORATHER\Discovery_UnitVariance.tsv	Saved LAVA run.bivar pointwise 95% CI; selected-locus coverage is not selection-adjusted
CORATHER	MVP	Discovery	GCST90475936	ReferenceScale	977	6	42103739	43770626	0.4878	0.29648	0.69554	0.0000024304	FALSE	04_SUPPLEMENTARY\SAPA_FullgSAPA_v1_20260913\LAVA_v2_StartupThreads\CORATHER\Discovery_ReferenceScale.tsv	Saved LAVA run.bivar pointwise 95% CI; selected-locus coverage is not selection-adjusted
CORATHER	FinnGen	Replication	R12_I9_CORATHER	UnitVariance	977	6	42103739	43770626	0.515336	0.31771	0.73761	0.00000262914	FALSE	04_SUPPLEMENTARY\SAPA_FullgSAPA_v1_20260913\LAVA_v2_StartupThreads\CORATHER\Replication_UnitVariance.tsv	Saved LAVA run.bivar pointwise 95% CI; selected-locus coverage is not selection-adjusted
CORATHER	FinnGen	Replication	R12_I9_CORATHER	ReferenceScale	977	6	42103739	43770626	0.517283	0.31911	0.74092	0.00000267646	FALSE	04_SUPPLEMENTARY\SAPA_FullgSAPA_v1_20260913\LAVA_v2_StartupThreads\CORATHER\Replication_ReferenceScale.tsv	Saved LAVA run.bivar pointwise 95% CI; selected-locus coverage is not selection-adjusted
CORATHER	MVP	Discovery	GCST90475936	UnitVariance	1264	8	19488889	20135628	0.763526	0.65748	0.87581	0.000000000000000000000000000000727731	FALSE	04_SUPPLEMENTARY\SAPA_FullgSAPA_v1_20260913\LAVA_v2_StartupThreads\CORATHER\Discovery_UnitVariance.tsv	Saved LAVA run.bivar pointwise 95% CI; selected-locus coverage is not selection-adjusted
CORATHER	MVP	Discovery	GCST90475936	ReferenceScale	1264	8	19488889	20135628	0.766065	0.65963	0.87926	0.000000000000000000000000000000885676	FALSE	04_SUPPLEMENTARY\SAPA_FullgSAPA_v1_20260913\LAVA_v2_StartupThreads\CORATHER\Discovery_ReferenceScale.tsv	Saved LAVA run.bivar pointwise 95% CI; selected-locus coverage is not selection-adjusted
CORATHER	FinnGen	Replication	R12_I9_CORATHER	UnitVariance	1264	8	19488889	20135628	0.460243	0.34638	0.57699	0.0000000000000404644	FALSE	04_SUPPLEMENTARY\SAPA_FullgSAPA_v1_20260913\LAVA_v2_StartupThreads\CORATHER\Replication_UnitVariance.tsv	Saved LAVA run.bivar pointwise 95% CI; selected-locus coverage is not selection-adjusted
CORATHER	FinnGen	Replication	R12_I9_CORATHER	ReferenceScale	1264	8	19488889	20135628	0.463643	0.34912	0.58102	0.0000000000000354993	FALSE	04_SUPPLEMENTARY\SAPA_FullgSAPA_v1_20260913\LAVA_v2_StartupThreads\CORATHER\Replication_ReferenceScale.tsv	Saved LAVA run.bivar pointwise 95% CI; selected-locus coverage is not selection-adjusted
CORATHER	MVP	Discovery	GCST90475936	UnitVariance	1351	8	125453323	126766827	0.660955	0.48897	0.84284	0.00000000000305923	FALSE	04_SUPPLEMENTARY\SAPA_FullgSAPA_v1_20260913\LAVA_v2_StartupThreads\CORATHER\Discovery_UnitVariance.tsv	Saved LAVA run.bivar pointwise 95% CI; selected-locus coverage is not selection-adjusted
CORATHER	MVP	Discovery	GCST90475936	ReferenceScale	1351	8	125453323	126766827	0.663881	0.49115	0.84577	0.00000000000314274	FALSE	04_SUPPLEMENTARY\SAPA_FullgSAPA_v1_20260913\LAVA_v2_StartupThreads\CORATHER\Discovery_ReferenceScale.tsv	Saved LAVA run.bivar pointwise 95% CI; selected-locus coverage is not selection-adjusted
CORATHER	FinnGen	Replication	R12_I9_CORATHER	UnitVariance	1351	8	125453323	126766827	0.521149	0.30781	0.75798	0.00000621719	FALSE	04_SUPPLEMENTARY\SAPA_FullgSAPA_v1_20260913\LAVA_v2_StartupThreads\CORATHER\Replication_UnitVariance.tsv	Saved LAVA run.bivar pointwise 95% CI; selected-locus coverage is not selection-adjusted
CORATHER	FinnGen	Replication	R12_I9_CORATHER	ReferenceScale	1351	8	125453323	126766827	0.523475	0.30862	0.76286	0.0000061964	FALSE	04_SUPPLEMENTARY\SAPA_FullgSAPA_v1_20260913\LAVA_v2_StartupThreads\CORATHER\Replication_ReferenceScale.tsv	Saved LAVA run.bivar pointwise 95% CI; selected-locus coverage is not selection-adjusted
CORATHER	MVP	Discovery	GCST90475936	UnitVariance	1722	11	116247378	117295641	0.587206	0.47586	0.70337	0.0000000000000000000774055	FALSE	04_SUPPLEMENTARY\SAPA_FullgSAPA_v1_20260913\LAVA_v2_StartupThreads\CORATHER\Discovery_UnitVariance.tsv	Saved LAVA run.bivar pointwise 95% CI; selected-locus coverage is not selection-adjusted
CORATHER	MVP	Discovery	GCST90475936	ReferenceScale	1722	11	116247378	117295641	0.588579	0.47662	0.70578	0.0000000000000000000989035	FALSE	04_SUPPLEMENTARY\SAPA_FullgSAPA_v1_20260913\LAVA_v2_StartupThreads\CORATHER\Discovery_ReferenceScale.tsv	Saved LAVA run.bivar pointwise 95% CI; selected-locus coverage is not selection-adjusted
CORATHER	FinnGen	Replication	R12_I9_CORATHER	UnitVariance	1722	11	116247378	117295641	0.39395	0.26791	0.52167	0.00000000363407	FALSE	04_SUPPLEMENTARY\SAPA_FullgSAPA_v1_20260913\LAVA_v2_StartupThreads\CORATHER\Replication_UnitVariance.tsv	Saved LAVA run.bivar pointwise 95% CI; selected-locus coverage is not selection-adjusted
CORATHER	FinnGen	Replication	R12_I9_CORATHER	ReferenceScale	1722	11	116247378	117295641	0.395392	0.2702	0.52286	0.00000000380228	FALSE	04_SUPPLEMENTARY\SAPA_FullgSAPA_v1_20260913\LAVA_v2_StartupThreads\CORATHER\Replication_ReferenceScale.tsv	Saved LAVA run.bivar pointwise 95% CI; selected-locus coverage is not selection-adjusted
CORATHER	MVP	Discovery	GCST90475936	UnitVariance	2209	17	45883902	47516224	0.755539	0.57225	0.96021	0.00000000000152256	FALSE	04_SUPPLEMENTARY\SAPA_FullgSAPA_v1_20260913\LAVA_v2_StartupThreads\CORATHER\Discovery_UnitVariance.tsv	Saved LAVA run.bivar pointwise 95% CI; selected-locus coverage is not selection-adjusted
CORATHER	MVP	Discovery	GCST90475936	ReferenceScale	2209	17	45883902	47516224	0.757792	0.57295	0.9629	0.00000000000160423	FALSE	04_SUPPLEMENTARY\SAPA_FullgSAPA_v1_20260913\LAVA_v2_StartupThreads\CORATHER\Discovery_ReferenceScale.tsv	Saved LAVA run.bivar pointwise 95% CI; selected-locus coverage is not selection-adjusted
CORATHER	FinnGen	Replication	R12_I9_CORATHER	UnitVariance	2209	17	45883902	47516224	0.511904	0.24949	0.84142	0.000342639	FALSE	04_SUPPLEMENTARY\SAPA_FullgSAPA_v1_20260913\LAVA_v2_StartupThreads\CORATHER\Replication_UnitVariance.tsv	Saved LAVA run.bivar pointwise 95% CI; selected-locus coverage is not selection-adjusted
CORATHER	FinnGen	Replication	R12_I9_CORATHER	ReferenceScale	2209	17	45883902	47516224	0.513124	0.24933	0.84393	0.000346729	FALSE	04_SUPPLEMENTARY\SAPA_FullgSAPA_v1_20260913\LAVA_v2_StartupThreads\CORATHER\Replication_ReferenceScale.tsv	Saved LAVA run.bivar pointwise 95% CI; selected-locus coverage is not selection-adjusted
CORATHER	MVP	Discovery	GCST90475936	UnitVariance	2318	19	10028841	11681978	0.516076	0.32326	0.73018	0.000000472679	FALSE	04_SUPPLEMENTARY\SAPA_FullgSAPA_v1_20260913\LAVA_v2_StartupThreads\CORATHER\Discovery_UnitVariance.tsv	Saved LAVA run.bivar pointwise 95% CI; selected-locus coverage is not selection-adjusted
CORATHER	MVP	Discovery	GCST90475936	ReferenceScale	2318	19	10028841	11681978	0.518924	0.32659	0.73523	0.000000484556	FALSE	04_SUPPLEMENTARY\SAPA_FullgSAPA_v1_20260913\LAVA_v2_StartupThreads\CORATHER\Discovery_ReferenceScale.tsv	Saved LAVA run.bivar pointwise 95% CI; selected-locus coverage is not selection-adjusted
CORATHER	FinnGen	Replication	R12_I9_CORATHER	UnitVariance	2318	19	10028841	11681978	0.46958	0.30529	0.65269	0.000000101458	FALSE	04_SUPPLEMENTARY\SAPA_FullgSAPA_v1_20260913\LAVA_v2_StartupThreads\CORATHER\Replication_UnitVariance.tsv	Saved LAVA run.bivar pointwise 95% CI; selected-locus coverage is not selection-adjusted
CORATHER	FinnGen	Replication	R12_I9_CORATHER	ReferenceScale	2318	19	10028841	11681978	0.471909	0.30591	0.65803	0.000000105433	FALSE	04_SUPPLEMENTARY\SAPA_FullgSAPA_v1_20260913\LAVA_v2_StartupThreads\CORATHER\Replication_ReferenceScale.tsv	Saved LAVA run.bivar pointwise 95% CI; selected-locus coverage is not selection-adjusted
