## Supplementary tables, figure source data and SAPA calculator for "A shared cardiovascular and cerebrovascular risk marker phenotype: physiological context and prognosis": LiverFat_Disease_Components.tsv

endpoint	metric	specification	estimate	SE	lower	upper	nominal_P	gaussian_valid	gaussian_total	gaussian_lower	gaussian_upper	family	P_Holm12
MVP_MI	Total	Primary_Default	0.3745936546755656	0.0575188367731592	0.2618567346001735	0.4873305747509577	7.3891132186939455e-11	2000	2000	0.26367276622967301	0.50485747205840215
MVP_MI	C	Primary_Default	0.36790122875594411	0.0284748855444341	0.31209045308885308	0.42371200442303503	3.4623832397479933e-38	2000	2000	0.31728762377214242	0.4287980090991656	Liver_Unconditional_CKU	4.1548598876975922e-37
MVP_MI	K	Primary_Default	-0.0280288099329749	0.0095632167153853007	-0.046772714695130203	-0.0092849051708195005	0.0033798405589975998	2000	2000	-0.0510977441023137	-0.0100272483195037	Liver_Unconditional_CKU	0.027038724471980899
MVP_MI	U_X	Primary_Default	0.034721235852596399	0.051787770658805299	-0.066782794638662005	0.1362252663438549	0.50256943163410694	2000	2000	-0.0694588279915163	0.1452442970050708	Liver_Unconditional_CKU	1
MVP_Stroke	Total	Primary_Default	0.31101510409563032	0.080608952080250998	0.15302155801833819	0.46900865017292243	0.00011416926640580001	2000	2000	0.15174939343228661	0.478634032676095
MVP_Stroke	C	Primary_Default	0.27153770101355218	0.034046350843900897	0.20480685335950641	0.33826854866759809	1.5172798901824352e-15	2000	2000	0.21112337861285591	0.34816715693815942	Liver_Unconditional_CKU	1.5172798901824352e-14
MVP_Stroke	K	Primary_Default	-0.0074402860893255998	0.0126928115456416	-0.0323181967187832	0.0174376245401319	0.55775382883169433	2000	2000	-0.034994524767499501	0.0231366115009412	Liver_Unconditional_CKU	1
MVP_Stroke	U_X	Primary_Default	0.046917689171403702	0.075986973020127593	-0.10201677794804651	0.1958521562908539	0.53694200650118462	2000	2000	-0.1146980898114895	0.2061141814239246	Liver_Unconditional_CKU	1
FG_MI	Total	Primary_Default	0.29259797532992221	0.058480051367162299	0.1779770746502839	0.40721887600956042	5.6333459110673513e-07	2000	2000	0.1814920310841365	0.41802105725263539
FG_MI	C	Primary_Default	0.2720093261676626	0.026149860639347801	0.22075559931454081	0.3232630530207844	2.4293168127156229e-25	2000	2000	0.22397119642958241	0.32941452507213709	Liver_Unconditional_CKU	2.672248493987185e-24
FG_MI	K	Primary_Default	-0.028204757700348401	0.0106825082867902	-0.049142473942457299	-0.0072670414582396	0.0082838820954292992	2000	2000	-0.052514660239128499	-0.0078625553139849997	Liver_Unconditional_CKU	0.049703292572576302
FG_MI	U_X	Primary_Default	0.048793406862608101	0.051780881360488799	-0.052697120603950001	0.15028393432916631	0.34603627719604069	2000	2000	-0.050771369606498702	0.15151796131333131	Liver_Unconditional_CKU	1
FG_Stroke	Total	Primary_Default	0.21434375251173821	0.071843594874934899	0.073530306556865696	0.35515719846661059	0.0028499294121988	2000	2000	0.077226414258667497	0.36232224241398031
FG_Stroke	C	Primary_Default	0.2571215378419458	0.0323733312560801	0.19366980858002861	0.32057326710386302	1.9832639092245358e-15	2000	2000	0.19961836569609981	0.32857396946801609	Liver_Unconditional_CKU	1.7849375183020823e-14
FG_Stroke	K	Primary_Default	-0.042265396124035001	0.0152779404140317	-0.072210159335537205	-0.012320632912532801	0.0056673256603802001	2000	2000	-0.077208527665730803	-0.0115704199533836	Liver_Unconditional_CKU	0.039671279622661898
FG_Stroke	U_X	Primary_Default	-0.0005123892061725	0.066366130870755297	-0.13059000571285301	0.12956522730050779	0.99383987932078044	2000	2000	-0.1270837246749493	0.1306053177438237	Liver_Unconditional_CKU	1
MVP_MI	Total	Sensitivity_Chisq80	0.37674304238001671	0.057730344963161602	0.2635915662522198	0.48989451850781363	6.7589844576481242e-11	2000	2000	0.26725086043043078	0.4979153147897688
MVP_MI	C	Sensitivity_Chisq80	0.3587461004944274	0.027663311211977099	0.30452601051895217	0.41296619046990263	1.85091521013074e-38	2000	2000	0.31041031911564743	0.41821967277812089	Liver_Unconditional_CKU	2.2210982521568883e-37
MVP_MI	K	Sensitivity_Chisq80	-0.018823262146286199	0.0093235061758939006	-0.037097334251038297	-0.00054919004153419998	0.043497218103887798	2000	2000	-0.039801393970323402	-0.00029164346994629999	Liver_Unconditional_CKU	0.30448052672721521
MVP_MI	U_X	Sensitivity_Chisq80	0.036820204031875498	0.052127180133498902	-0.065349069029782297	0.13898947709353329	0.47996847489860112	2000	2000	-0.066152393283035293	0.13824093146080221	Liver_Unconditional_CKU	1
MVP_Stroke	Total	Sensitivity_Chisq80	0.31101510409563032	0.080608952080250998	0.15302155801833819	0.46900865017292243	0.00011416926640580001	2000	2000	0.15515587688786689	0.48441244006405232
MVP_Stroke	C	Sensitivity_Chisq80	0.272737714879417	0.0327954134396755	0.208458704537653	0.33701672522118098	9.0723511196970583e-17	2000	2000	0.21345385467821701	0.34862879791556589	Liver_Unconditional_CKU	9.0723511196970563e-16
MVP_Stroke	K	Sensitivity_Chisq80	-0.0037476596328730998	0.0118832502207317	-0.0270388300655072	0.019543510799761001	0.75247824978098765	2000	2000	-0.0298904501943901	0.022481191735893299	Liver_Unconditional_CKU	1
MVP_Stroke	U_X	Sensitivity_Chisq80	0.042025048849086297	0.076345028769551002	-0.1076112075392336	0.19166130523740629	0.58200242933115975	2000	2000	-0.11289924739255849	0.1955016881991051	Liver_Unconditional_CKU	1
FG_MI	Total	Sensitivity_Chisq80	0.29223712002416952	0.058057248506353999	0.17844491295171561	0.40602932709662348	4.8134687304276938e-07	2000	2000	0.1825322450286796	0.4092586009540462
FG_MI	C	Sensitivity_Chisq80	0.258977131183801	0.024379428351527	0.2111934516148081	0.30676081075279399	2.3351944877487307e-26	2000	2000	0.21377310527310761	0.3113743049885429	Liver_Unconditional_CKU	2.5687139365236041e-25
FG_MI	K	Sensitivity_Chisq80	-0.015454506762839699	0.0103663132457401	-0.035772480724490498	0.0048634671988108998	0.1360037016240315	2000	2000	-0.037515340690379401	0.0064932449272387003	Liver_Unconditional_CKU	0.81602220974418915
FG_MI	U_X	Sensitivity_Chisq80	0.048714495603208299	0.051712776180537198	-0.052642545710644702	0.15007153691706129	0.34618214120058122	2000	2000	-0.052305054878976798	0.1515509598326347	Liver_Unconditional_CKU	1
FG_Stroke	Total	Sensitivity_Chisq80	0.21434375251173821	0.071843594874934899	0.073530306556865696	0.35515719846661059	0.0028499294121988	2000	2000	0.074474239186567898	0.360270602889953
FG_Stroke	C	Sensitivity_Chisq80	0.2507729745122762	0.031283660931503803	0.18945699908652869	0.31208894993802372	1.0915507646454847e-15	2000	2000	0.19397097896192589	0.32239664477263008	Liver_Unconditional_CKU	9.8239568818093631e-15
FG_Stroke	K	Sensitivity_Chisq80	-0.028247388948224799	0.012163648963374501	-0.052088140916438798	-0.0044066369800108002	0.020217906949120901	2000	2000	-0.057366888362370798	-0.0039445966601841997	Liver_Unconditional_CKU	0.16174325559296779
FG_Stroke	U_X	Sensitivity_Chisq80	-0.0081818330523130995	0.0668970008980148	-0.13929995481242211	0.1229362887077958	0.90265752726080684	2000	2000	-0.14358339348343291	0.12482559461982989	Liver_Unconditional_CKU	1
