## Supplementary tables, figure source data and SAPA calculator for "A shared cardiovascular and cerebrovascular risk marker phenotype: physiological context and prognosis": Longitudinal_CHARLS_Range_Leverage.csv

model	n	flagged_n	flagged_weight_fraction	flagged_residual_waist_SS_fraction	min_flagged_change	max_flagged_change
NoBMI	5404	197	0.0313891841702388	0.724996403833308	-70.9000034332275	80
BMI	5404	197	0.0313891841702388	0.739403829582941	-70.9000034332275	80
