## Supplementary tables, figure source data and SAPA calculator for "A shared cardiovascular and cerebrovascular risk marker phenotype: physiological context and prognosis": Longitudinal_Design_Matrices.csv

model	type	term	response	medication_adjustment	BMI_condition	weight	bootstrap_pool	n
ELSA_main__NoBMI	between	intercept	pair mean	FALSE	FALSE	inherited blood sampling weight	main	2959
ELSA_main__NoBMI	between	waist_10cm	pair mean	FALSE	FALSE	inherited blood sampling weight	main	2959
ELSA_main__NoBMI	between	age_10y	pair mean	FALSE	FALSE	inherited blood sampling weight	main	2959
ELSA_main__NoBMI	between	male	pair mean	FALSE	FALSE	inherited blood sampling weight	main	2959
ELSA_main__NoBMI	between	smoking	pair mean	FALSE	FALSE	inherited blood sampling weight	main	2959
ELSA_main__NoBMI	between	interval_y	pair mean	FALSE	FALSE	inherited blood sampling weight	main	2959
ELSA_main__NoBMI	within	intercept	pair difference	FALSE	FALSE	inherited blood sampling weight	main	2959
ELSA_main__NoBMI	within	waist_10cm	pair difference	FALSE	FALSE	inherited blood sampling weight	main	2959
ELSA_main__NoBMI	within	age_10y	pair difference	FALSE	FALSE	inherited blood sampling weight	main	2959
ELSA_main__NoBMI	within	male	pair difference	FALSE	FALSE	inherited blood sampling weight	main	2959
ELSA_main__NoBMI	within	smoking	pair difference	FALSE	FALSE	inherited blood sampling weight	main	2959
ELSA_main__NoBMI	within	interval_y	pair difference	FALSE	FALSE	inherited blood sampling weight	main	2959
ELSA_main__BMI	between	intercept	pair mean	FALSE	TRUE	inherited blood sampling weight	main	2959
ELSA_main__BMI	between	waist_10cm	pair mean	FALSE	TRUE	inherited blood sampling weight	main	2959
ELSA_main__BMI	between	age_10y	pair mean	FALSE	TRUE	inherited blood sampling weight	main	2959
ELSA_main__BMI	between	male	pair mean	FALSE	TRUE	inherited blood sampling weight	main	2959
ELSA_main__BMI	between	smoking	pair mean	FALSE	TRUE	inherited blood sampling weight	main	2959
ELSA_main__BMI	between	interval_y	pair mean	FALSE	TRUE	inherited blood sampling weight	main	2959
ELSA_main__BMI	between	BMI	pair mean	FALSE	TRUE	inherited blood sampling weight	main	2959
ELSA_main__BMI	within	intercept	pair difference	FALSE	TRUE	inherited blood sampling weight	main	2959
ELSA_main__BMI	within	waist_10cm	pair difference	FALSE	TRUE	inherited blood sampling weight	main	2959
ELSA_main__BMI	within	age_10y	pair difference	FALSE	TRUE	inherited blood sampling weight	main	2959
ELSA_main__BMI	within	male	pair difference	FALSE	TRUE	inherited blood sampling weight	main	2959
ELSA_main__BMI	within	smoking	pair difference	FALSE	TRUE	inherited blood sampling weight	main	2959
ELSA_main__BMI	within	interval_y	pair difference	FALSE	TRUE	inherited blood sampling weight	main	2959
ELSA_main__BMI	within	BMI	pair difference	FALSE	TRUE	inherited blood sampling weight	main	2959
ELSA_med_unadjusted__NoBMI	between	intercept	pair mean	FALSE	FALSE	inherited blood sampling weight	main	2913
ELSA_med_unadjusted__NoBMI	between	waist_10cm	pair mean	FALSE	FALSE	inherited blood sampling weight	main	2913
ELSA_med_unadjusted__NoBMI	between	age_10y	pair mean	FALSE	FALSE	inherited blood sampling weight	main	2913
ELSA_med_unadjusted__NoBMI	between	male	pair mean	FALSE	FALSE	inherited blood sampling weight	main	2913
ELSA_med_unadjusted__NoBMI	between	smoking	pair mean	FALSE	FALSE	inherited blood sampling weight	main	2913
ELSA_med_unadjusted__NoBMI	between	interval_y	pair mean	FALSE	FALSE	inherited blood sampling weight	main	2913
ELSA_med_unadjusted__NoBMI	within	intercept	pair difference	FALSE	FALSE	inherited blood sampling weight	main	2913
ELSA_med_unadjusted__NoBMI	within	waist_10cm	pair difference	FALSE	FALSE	inherited blood sampling weight	main	2913
ELSA_med_unadjusted__NoBMI	within	age_10y	pair difference	FALSE	FALSE	inherited blood sampling weight	main	2913
ELSA_med_unadjusted__NoBMI	within	male	pair difference	FALSE	FALSE	inherited blood sampling weight	main	2913
ELSA_med_unadjusted__NoBMI	within	smoking	pair difference	FALSE	FALSE	inherited blood sampling weight	main	2913
ELSA_med_unadjusted__NoBMI	within	interval_y	pair difference	FALSE	FALSE	inherited blood sampling weight	main	2913
ELSA_med_unadjusted__BMI	between	intercept	pair mean	FALSE	TRUE	inherited blood sampling weight	main	2913
ELSA_med_unadjusted__BMI	between	waist_10cm	pair mean	FALSE	TRUE	inherited blood sampling weight	main	2913
ELSA_med_unadjusted__BMI	between	age_10y	pair mean	FALSE	TRUE	inherited blood sampling weight	main	2913
ELSA_med_unadjusted__BMI	between	male	pair mean	FALSE	TRUE	inherited blood sampling weight	main	2913
ELSA_med_unadjusted__BMI	between	smoking	pair mean	FALSE	TRUE	inherited blood sampling weight	main	2913
ELSA_med_unadjusted__BMI	between	interval_y	pair mean	FALSE	TRUE	inherited blood sampling weight	main	2913
ELSA_med_unadjusted__BMI	between	BMI	pair mean	FALSE	TRUE	inherited blood sampling weight	main	2913
ELSA_med_unadjusted__BMI	within	intercept	pair difference	FALSE	TRUE	inherited blood sampling weight	main	2913
ELSA_med_unadjusted__BMI	within	waist_10cm	pair difference	FALSE	TRUE	inherited blood sampling weight	main	2913
ELSA_med_unadjusted__BMI	within	age_10y	pair difference	FALSE	TRUE	inherited blood sampling weight	main	2913
ELSA_med_unadjusted__BMI	within	male	pair difference	FALSE	TRUE	inherited blood sampling weight	main	2913
ELSA_med_unadjusted__BMI	within	smoking	pair difference	FALSE	TRUE	inherited blood sampling weight	main	2913
ELSA_med_unadjusted__BMI	within	interval_y	pair difference	FALSE	TRUE	inherited blood sampling weight	main	2913
ELSA_med_unadjusted__BMI	within	BMI	pair difference	FALSE	TRUE	inherited blood sampling weight	main	2913
ELSA_med_adjusted__NoBMI	between	intercept	pair mean	TRUE	FALSE	inherited blood sampling weight	main	2913
ELSA_med_adjusted__NoBMI	between	waist_10cm	pair mean	TRUE	FALSE	inherited blood sampling weight	main	2913
ELSA_med_adjusted__NoBMI	between	age_10y	pair mean	TRUE	FALSE	inherited blood sampling weight	main	2913
ELSA_med_adjusted__NoBMI	between	male	pair mean	TRUE	FALSE	inherited blood sampling weight	main	2913
ELSA_med_adjusted__NoBMI	between	smoking	pair mean	TRUE	FALSE	inherited blood sampling weight	main	2913
ELSA_med_adjusted__NoBMI	between	interval_y	pair mean	TRUE	FALSE	inherited blood sampling weight	main	2913
ELSA_med_adjusted__NoBMI	between	bp_med	pair mean	TRUE	FALSE	inherited blood sampling weight	main	2913
ELSA_med_adjusted__NoBMI	between	lipid_med	pair mean	TRUE	FALSE	inherited blood sampling weight	main	2913
ELSA_med_adjusted__NoBMI	between	diabetes_med	pair mean	TRUE	FALSE	inherited blood sampling weight	main	2913
ELSA_med_adjusted__NoBMI	within	intercept	pair difference	TRUE	FALSE	inherited blood sampling weight	main	2913
ELSA_med_adjusted__NoBMI	within	waist_10cm	pair difference	TRUE	FALSE	inherited blood sampling weight	main	2913
ELSA_med_adjusted__NoBMI	within	age_10y	pair difference	TRUE	FALSE	inherited blood sampling weight	main	2913
ELSA_med_adjusted__NoBMI	within	male	pair difference	TRUE	FALSE	inherited blood sampling weight	main	2913
ELSA_med_adjusted__NoBMI	within	smoking	pair difference	TRUE	FALSE	inherited blood sampling weight	main	2913
ELSA_med_adjusted__NoBMI	within	interval_y	pair difference	TRUE	FALSE	inherited blood sampling weight	main	2913
ELSA_med_adjusted__NoBMI	within	bp_med	pair difference	TRUE	FALSE	inherited blood sampling weight	main	2913
ELSA_med_adjusted__NoBMI	within	lipid_med	pair difference	TRUE	FALSE	inherited blood sampling weight	main	2913
ELSA_med_adjusted__NoBMI	within	diabetes_med	pair difference	TRUE	FALSE	inherited blood sampling weight	main	2913
ELSA_med_adjusted__BMI	between	intercept	pair mean	TRUE	TRUE	inherited blood sampling weight	main	2913
ELSA_med_adjusted__BMI	between	waist_10cm	pair mean	TRUE	TRUE	inherited blood sampling weight	main	2913
ELSA_med_adjusted__BMI	between	age_10y	pair mean	TRUE	TRUE	inherited blood sampling weight	main	2913
ELSA_med_adjusted__BMI	between	male	pair mean	TRUE	TRUE	inherited blood sampling weight	main	2913
ELSA_med_adjusted__BMI	between	smoking	pair mean	TRUE	TRUE	inherited blood sampling weight	main	2913
ELSA_med_adjusted__BMI	between	interval_y	pair mean	TRUE	TRUE	inherited blood sampling weight	main	2913
ELSA_med_adjusted__BMI	between	BMI	pair mean	TRUE	TRUE	inherited blood sampling weight	main	2913
ELSA_med_adjusted__BMI	between	bp_med	pair mean	TRUE	TRUE	inherited blood sampling weight	main	2913
ELSA_med_adjusted__BMI	between	lipid_med	pair mean	TRUE	TRUE	inherited blood sampling weight	main	2913
ELSA_med_adjusted__BMI	between	diabetes_med	pair mean	TRUE	TRUE	inherited blood sampling weight	main	2913
ELSA_med_adjusted__BMI	within	intercept	pair difference	TRUE	TRUE	inherited blood sampling weight	main	2913
ELSA_med_adjusted__BMI	within	waist_10cm	pair difference	TRUE	TRUE	inherited blood sampling weight	main	2913
ELSA_med_adjusted__BMI	within	age_10y	pair difference	TRUE	TRUE	inherited blood sampling weight	main	2913
ELSA_med_adjusted__BMI	within	male	pair difference	TRUE	TRUE	inherited blood sampling weight	main	2913
ELSA_med_adjusted__BMI	within	smoking	pair difference	TRUE	TRUE	inherited blood sampling weight	main	2913
ELSA_med_adjusted__BMI	within	interval_y	pair difference	TRUE	TRUE	inherited blood sampling weight	main	2913
ELSA_med_adjusted__BMI	within	BMI	pair difference	TRUE	TRUE	inherited blood sampling weight	main	2913
ELSA_med_adjusted__BMI	within	bp_med	pair difference	TRUE	TRUE	inherited blood sampling weight	main	2913
ELSA_med_adjusted__BMI	within	lipid_med	pair difference	TRUE	TRUE	inherited blood sampling weight	main	2913
ELSA_med_adjusted__BMI	within	diabetes_med	pair difference	TRUE	TRUE	inherited blood sampling weight	main	2913
ELSA_med_unchanged__NoBMI	between	intercept	pair mean	FALSE	FALSE	inherited blood sampling weight	main	2338
ELSA_med_unchanged__NoBMI	between	waist_10cm	pair mean	FALSE	FALSE	inherited blood sampling weight	main	2338
ELSA_med_unchanged__NoBMI	between	age_10y	pair mean	FALSE	FALSE	inherited blood sampling weight	main	2338
ELSA_med_unchanged__NoBMI	between	male	pair mean	FALSE	FALSE	inherited blood sampling weight	main	2338
ELSA_med_unchanged__NoBMI	between	smoking	pair mean	FALSE	FALSE	inherited blood sampling weight	main	2338
ELSA_med_unchanged__NoBMI	between	interval_y	pair mean	FALSE	FALSE	inherited blood sampling weight	main	2338
ELSA_med_unchanged__NoBMI	within	intercept	pair difference	FALSE	FALSE	inherited blood sampling weight	main	2338
ELSA_med_unchanged__NoBMI	within	waist_10cm	pair difference	FALSE	FALSE	inherited blood sampling weight	main	2338
ELSA_med_unchanged__NoBMI	within	age_10y	pair difference	FALSE	FALSE	inherited blood sampling weight	main	2338
ELSA_med_unchanged__NoBMI	within	male	pair difference	FALSE	FALSE	inherited blood sampling weight	main	2338
ELSA_med_unchanged__NoBMI	within	smoking	pair difference	FALSE	FALSE	inherited blood sampling weight	main	2338
ELSA_med_unchanged__NoBMI	within	interval_y	pair difference	FALSE	FALSE	inherited blood sampling weight	main	2338
ELSA_med_unchanged__BMI	between	intercept	pair mean	FALSE	TRUE	inherited blood sampling weight	main	2338
ELSA_med_unchanged__BMI	between	waist_10cm	pair mean	FALSE	TRUE	inherited blood sampling weight	main	2338
ELSA_med_unchanged__BMI	between	age_10y	pair mean	FALSE	TRUE	inherited blood sampling weight	main	2338
ELSA_med_unchanged__BMI	between	male	pair mean	FALSE	TRUE	inherited blood sampling weight	main	2338
ELSA_med_unchanged__BMI	between	smoking	pair mean	FALSE	TRUE	inherited blood sampling weight	main	2338
ELSA_med_unchanged__BMI	between	interval_y	pair mean	FALSE	TRUE	inherited blood sampling weight	main	2338
ELSA_med_unchanged__BMI	between	BMI	pair mean	FALSE	TRUE	inherited blood sampling weight	main	2338
ELSA_med_unchanged__BMI	within	intercept	pair difference	FALSE	TRUE	inherited blood sampling weight	main	2338
ELSA_med_unchanged__BMI	within	waist_10cm	pair difference	FALSE	TRUE	inherited blood sampling weight	main	2338
ELSA_med_unchanged__BMI	within	age_10y	pair difference	FALSE	TRUE	inherited blood sampling weight	main	2338
ELSA_med_unchanged__BMI	within	male	pair difference	FALSE	TRUE	inherited blood sampling weight	main	2338
ELSA_med_unchanged__BMI	within	smoking	pair difference	FALSE	TRUE	inherited blood sampling weight	main	2338
ELSA_med_unchanged__BMI	within	interval_y	pair difference	FALSE	TRUE	inherited blood sampling weight	main	2338
ELSA_med_unchanged__BMI	within	BMI	pair difference	FALSE	TRUE	inherited blood sampling weight	main	2338
ELSA_fasting__NoBMI	between	intercept	pair mean	FALSE	FALSE	inherited blood sampling weight	main	1623
ELSA_fasting__NoBMI	between	waist_10cm	pair mean	FALSE	FALSE	inherited blood sampling weight	main	1623
ELSA_fasting__NoBMI	between	age_10y	pair mean	FALSE	FALSE	inherited blood sampling weight	main	1623
ELSA_fasting__NoBMI	between	male	pair mean	FALSE	FALSE	inherited blood sampling weight	main	1623
ELSA_fasting__NoBMI	between	smoking	pair mean	FALSE	FALSE	inherited blood sampling weight	main	1623
ELSA_fasting__NoBMI	between	interval_y	pair mean	FALSE	FALSE	inherited blood sampling weight	main	1623
ELSA_fasting__NoBMI	within	intercept	pair difference	FALSE	FALSE	inherited blood sampling weight	main	1623
ELSA_fasting__NoBMI	within	waist_10cm	pair difference	FALSE	FALSE	inherited blood sampling weight	main	1623
ELSA_fasting__NoBMI	within	age_10y	pair difference	FALSE	FALSE	inherited blood sampling weight	main	1623
ELSA_fasting__NoBMI	within	male	pair difference	FALSE	FALSE	inherited blood sampling weight	main	1623
ELSA_fasting__NoBMI	within	smoking	pair difference	FALSE	FALSE	inherited blood sampling weight	main	1623
ELSA_fasting__NoBMI	within	interval_y	pair difference	FALSE	FALSE	inherited blood sampling weight	main	1623
ELSA_fasting__BMI	between	intercept	pair mean	FALSE	TRUE	inherited blood sampling weight	main	1623
ELSA_fasting__BMI	between	waist_10cm	pair mean	FALSE	TRUE	inherited blood sampling weight	main	1623
ELSA_fasting__BMI	between	age_10y	pair mean	FALSE	TRUE	inherited blood sampling weight	main	1623
ELSA_fasting__BMI	between	male	pair mean	FALSE	TRUE	inherited blood sampling weight	main	1623
ELSA_fasting__BMI	between	smoking	pair mean	FALSE	TRUE	inherited blood sampling weight	main	1623
ELSA_fasting__BMI	between	interval_y	pair mean	FALSE	TRUE	inherited blood sampling weight	main	1623
ELSA_fasting__BMI	between	BMI	pair mean	FALSE	TRUE	inherited blood sampling weight	main	1623
ELSA_fasting__BMI	within	intercept	pair difference	FALSE	TRUE	inherited blood sampling weight	main	1623
ELSA_fasting__BMI	within	waist_10cm	pair difference	FALSE	TRUE	inherited blood sampling weight	main	1623
ELSA_fasting__BMI	within	age_10y	pair difference	FALSE	TRUE	inherited blood sampling weight	main	1623
ELSA_fasting__BMI	within	male	pair difference	FALSE	TRUE	inherited blood sampling weight	main	1623
ELSA_fasting__BMI	within	smoking	pair difference	FALSE	TRUE	inherited blood sampling weight	main	1623
ELSA_fasting__BMI	within	interval_y	pair difference	FALSE	TRUE	inherited blood sampling weight	main	1623
ELSA_fasting__BMI	within	BMI	pair difference	FALSE	TRUE	inherited blood sampling weight	main	1623
ELSA_direct_weight__NoBMI	between	intercept	pair mean	FALSE	FALSE	inherited blood sampling weight	main	2951
ELSA_direct_weight__NoBMI	between	waist_10cm	pair mean	FALSE	FALSE	inherited blood sampling weight	main	2951
ELSA_direct_weight__NoBMI	between	age_10y	pair mean	FALSE	FALSE	inherited blood sampling weight	main	2951
ELSA_direct_weight__NoBMI	between	male	pair mean	FALSE	FALSE	inherited blood sampling weight	main	2951
ELSA_direct_weight__NoBMI	between	smoking	pair mean	FALSE	FALSE	inherited blood sampling weight	main	2951
ELSA_direct_weight__NoBMI	between	interval_y	pair mean	FALSE	FALSE	inherited blood sampling weight	main	2951
ELSA_direct_weight__NoBMI	within	intercept	pair difference	FALSE	FALSE	inherited blood sampling weight	main	2951
ELSA_direct_weight__NoBMI	within	waist_10cm	pair difference	FALSE	FALSE	inherited blood sampling weight	main	2951
ELSA_direct_weight__NoBMI	within	age_10y	pair difference	FALSE	FALSE	inherited blood sampling weight	main	2951
ELSA_direct_weight__NoBMI	within	male	pair difference	FALSE	FALSE	inherited blood sampling weight	main	2951
ELSA_direct_weight__NoBMI	within	smoking	pair difference	FALSE	FALSE	inherited blood sampling weight	main	2951
ELSA_direct_weight__NoBMI	within	interval_y	pair difference	FALSE	FALSE	inherited blood sampling weight	main	2951
ELSA_direct_weight__BMI	between	intercept	pair mean	FALSE	TRUE	inherited blood sampling weight	main	2951
ELSA_direct_weight__BMI	between	waist_10cm	pair mean	FALSE	TRUE	inherited blood sampling weight	main	2951
ELSA_direct_weight__BMI	between	age_10y	pair mean	FALSE	TRUE	inherited blood sampling weight	main	2951
ELSA_direct_weight__BMI	between	male	pair mean	FALSE	TRUE	inherited blood sampling weight	main	2951
ELSA_direct_weight__BMI	between	smoking	pair mean	FALSE	TRUE	inherited blood sampling weight	main	2951
ELSA_direct_weight__BMI	between	interval_y	pair mean	FALSE	TRUE	inherited blood sampling weight	main	2951
ELSA_direct_weight__BMI	between	BMI	pair mean	FALSE	TRUE	inherited blood sampling weight	main	2951
ELSA_direct_weight__BMI	within	intercept	pair difference	FALSE	TRUE	inherited blood sampling weight	main	2951
ELSA_direct_weight__BMI	within	waist_10cm	pair difference	FALSE	TRUE	inherited blood sampling weight	main	2951
ELSA_direct_weight__BMI	within	age_10y	pair difference	FALSE	TRUE	inherited blood sampling weight	main	2951
ELSA_direct_weight__BMI	within	male	pair difference	FALSE	TRUE	inherited blood sampling weight	main	2951
ELSA_direct_weight__BMI	within	smoking	pair difference	FALSE	TRUE	inherited blood sampling weight	main	2951
ELSA_direct_weight__BMI	within	interval_y	pair difference	FALSE	TRUE	inherited blood sampling weight	main	2951
ELSA_direct_weight__BMI	within	BMI	pair difference	FALSE	TRUE	inherited blood sampling weight	main	2951
ELSA_earlier__NoBMI	between	intercept	pair mean	FALSE	FALSE	inherited blood sampling weight	early	2246
ELSA_earlier__NoBMI	between	waist_10cm	pair mean	FALSE	FALSE	inherited blood sampling weight	early	2246
ELSA_earlier__NoBMI	between	age_10y	pair mean	FALSE	FALSE	inherited blood sampling weight	early	2246
ELSA_earlier__NoBMI	between	male	pair mean	FALSE	FALSE	inherited blood sampling weight	early	2246
ELSA_earlier__NoBMI	between	smoking	pair mean	FALSE	FALSE	inherited blood sampling weight	early	2246
ELSA_earlier__NoBMI	between	interval_y	pair mean	FALSE	FALSE	inherited blood sampling weight	early	2246
ELSA_earlier__NoBMI	within	intercept	pair difference	FALSE	FALSE	inherited blood sampling weight	early	2246
ELSA_earlier__NoBMI	within	waist_10cm	pair difference	FALSE	FALSE	inherited blood sampling weight	early	2246
ELSA_earlier__NoBMI	within	age_10y	pair difference	FALSE	FALSE	inherited blood sampling weight	early	2246
ELSA_earlier__NoBMI	within	male	pair difference	FALSE	FALSE	inherited blood sampling weight	early	2246
ELSA_earlier__NoBMI	within	smoking	pair difference	FALSE	FALSE	inherited blood sampling weight	early	2246
ELSA_earlier__NoBMI	within	interval_y	pair difference	FALSE	FALSE	inherited blood sampling weight	early	2246
ELSA_earlier__BMI	between	intercept	pair mean	FALSE	TRUE	inherited blood sampling weight	early	2246
ELSA_earlier__BMI	between	waist_10cm	pair mean	FALSE	TRUE	inherited blood sampling weight	early	2246
ELSA_earlier__BMI	between	age_10y	pair mean	FALSE	TRUE	inherited blood sampling weight	early	2246
ELSA_earlier__BMI	between	male	pair mean	FALSE	TRUE	inherited blood sampling weight	early	2246
ELSA_earlier__BMI	between	smoking	pair mean	FALSE	TRUE	inherited blood sampling weight	early	2246
ELSA_earlier__BMI	between	interval_y	pair mean	FALSE	TRUE	inherited blood sampling weight	early	2246
ELSA_earlier__BMI	between	BMI	pair mean	FALSE	TRUE	inherited blood sampling weight	early	2246
ELSA_earlier__BMI	within	intercept	pair difference	FALSE	TRUE	inherited blood sampling weight	early	2246
ELSA_earlier__BMI	within	waist_10cm	pair difference	FALSE	TRUE	inherited blood sampling weight	early	2246
ELSA_earlier__BMI	within	age_10y	pair difference	FALSE	TRUE	inherited blood sampling weight	early	2246
ELSA_earlier__BMI	within	male	pair difference	FALSE	TRUE	inherited blood sampling weight	early	2246
ELSA_earlier__BMI	within	smoking	pair difference	FALSE	TRUE	inherited blood sampling weight	early	2246
ELSA_earlier__BMI	within	interval_y	pair difference	FALSE	TRUE	inherited blood sampling weight	early	2246
ELSA_earlier__BMI	within	BMI	pair difference	FALSE	TRUE	inherited blood sampling weight	early	2246
ELSA_three_earlier__NoBMI	between	intercept	pair mean	FALSE	FALSE	inherited blood sampling weight	triple	1416
ELSA_three_earlier__NoBMI	between	waist_10cm	pair mean	FALSE	FALSE	inherited blood sampling weight	triple	1416
ELSA_three_earlier__NoBMI	between	age_10y	pair mean	FALSE	FALSE	inherited blood sampling weight	triple	1416
ELSA_three_earlier__NoBMI	between	male	pair mean	FALSE	FALSE	inherited blood sampling weight	triple	1416
ELSA_three_earlier__NoBMI	between	smoking	pair mean	FALSE	FALSE	inherited blood sampling weight	triple	1416
ELSA_three_earlier__NoBMI	between	interval_y	pair mean	FALSE	FALSE	inherited blood sampling weight	triple	1416
ELSA_three_earlier__NoBMI	within	intercept	pair difference	FALSE	FALSE	inherited blood sampling weight	triple	1416
ELSA_three_earlier__NoBMI	within	waist_10cm	pair difference	FALSE	FALSE	inherited blood sampling weight	triple	1416
ELSA_three_earlier__NoBMI	within	age_10y	pair difference	FALSE	FALSE	inherited blood sampling weight	triple	1416
ELSA_three_earlier__NoBMI	within	male	pair difference	FALSE	FALSE	inherited blood sampling weight	triple	1416
ELSA_three_earlier__NoBMI	within	smoking	pair difference	FALSE	FALSE	inherited blood sampling weight	triple	1416
ELSA_three_earlier__NoBMI	within	interval_y	pair difference	FALSE	FALSE	inherited blood sampling weight	triple	1416
ELSA_three_earlier__BMI	between	intercept	pair mean	FALSE	TRUE	inherited blood sampling weight	triple	1416
ELSA_three_earlier__BMI	between	waist_10cm	pair mean	FALSE	TRUE	inherited blood sampling weight	triple	1416
ELSA_three_earlier__BMI	between	age_10y	pair mean	FALSE	TRUE	inherited blood sampling weight	triple	1416
ELSA_three_earlier__BMI	between	male	pair mean	FALSE	TRUE	inherited blood sampling weight	triple	1416
ELSA_three_earlier__BMI	between	smoking	pair mean	FALSE	TRUE	inherited blood sampling weight	triple	1416
ELSA_three_earlier__BMI	between	interval_y	pair mean	FALSE	TRUE	inherited blood sampling weight	triple	1416
ELSA_three_earlier__BMI	between	BMI	pair mean	FALSE	TRUE	inherited blood sampling weight	triple	1416
ELSA_three_earlier__BMI	within	intercept	pair difference	FALSE	TRUE	inherited blood sampling weight	triple	1416
ELSA_three_earlier__BMI	within	waist_10cm	pair difference	FALSE	TRUE	inherited blood sampling weight	triple	1416
ELSA_three_earlier__BMI	within	age_10y	pair difference	FALSE	TRUE	inherited blood sampling weight	triple	1416
ELSA_three_earlier__BMI	within	male	pair difference	FALSE	TRUE	inherited blood sampling weight	triple	1416
ELSA_three_earlier__BMI	within	smoking	pair difference	FALSE	TRUE	inherited blood sampling weight	triple	1416
ELSA_three_earlier__BMI	within	interval_y	pair difference	FALSE	TRUE	inherited blood sampling weight	triple	1416
ELSA_three_earlier__BMI	within	BMI	pair difference	FALSE	TRUE	inherited blood sampling weight	triple	1416
ELSA_three_later__NoBMI	between	intercept	pair mean	FALSE	FALSE	inherited blood sampling weight	triple	1416
ELSA_three_later__NoBMI	between	waist_10cm	pair mean	FALSE	FALSE	inherited blood sampling weight	triple	1416
ELSA_three_later__NoBMI	between	age_10y	pair mean	FALSE	FALSE	inherited blood sampling weight	triple	1416
ELSA_three_later__NoBMI	between	male	pair mean	FALSE	FALSE	inherited blood sampling weight	triple	1416
ELSA_three_later__NoBMI	between	smoking	pair mean	FALSE	FALSE	inherited blood sampling weight	triple	1416
ELSA_three_later__NoBMI	between	interval_y	pair mean	FALSE	FALSE	inherited blood sampling weight	triple	1416
ELSA_three_later__NoBMI	within	intercept	pair difference	FALSE	FALSE	inherited blood sampling weight	triple	1416
ELSA_three_later__NoBMI	within	waist_10cm	pair difference	FALSE	FALSE	inherited blood sampling weight	triple	1416
ELSA_three_later__NoBMI	within	age_10y	pair difference	FALSE	FALSE	inherited blood sampling weight	triple	1416
ELSA_three_later__NoBMI	within	male	pair difference	FALSE	FALSE	inherited blood sampling weight	triple	1416
ELSA_three_later__NoBMI	within	smoking	pair difference	FALSE	FALSE	inherited blood sampling weight	triple	1416
ELSA_three_later__NoBMI	within	interval_y	pair difference	FALSE	FALSE	inherited blood sampling weight	triple	1416
ELSA_three_later__BMI	between	intercept	pair mean	FALSE	TRUE	inherited blood sampling weight	triple	1416
ELSA_three_later__BMI	between	waist_10cm	pair mean	FALSE	TRUE	inherited blood sampling weight	triple	1416
ELSA_three_later__BMI	between	age_10y	pair mean	FALSE	TRUE	inherited blood sampling weight	triple	1416
ELSA_three_later__BMI	between	male	pair mean	FALSE	TRUE	inherited blood sampling weight	triple	1416
ELSA_three_later__BMI	between	smoking	pair mean	FALSE	TRUE	inherited blood sampling weight	triple	1416
ELSA_three_later__BMI	between	interval_y	pair mean	FALSE	TRUE	inherited blood sampling weight	triple	1416
ELSA_three_later__BMI	between	BMI	pair mean	FALSE	TRUE	inherited blood sampling weight	triple	1416
ELSA_three_later__BMI	within	intercept	pair difference	FALSE	TRUE	inherited blood sampling weight	triple	1416
ELSA_three_later__BMI	within	waist_10cm	pair difference	FALSE	TRUE	inherited blood sampling weight	triple	1416
ELSA_three_later__BMI	within	age_10y	pair difference	FALSE	TRUE	inherited blood sampling weight	triple	1416
ELSA_three_later__BMI	within	male	pair difference	FALSE	TRUE	inherited blood sampling weight	triple	1416
ELSA_three_later__BMI	within	smoking	pair difference	FALSE	TRUE	inherited blood sampling weight	triple	1416
ELSA_three_later__BMI	within	interval_y	pair difference	FALSE	TRUE	inherited blood sampling weight	triple	1416
ELSA_three_later__BMI	within	BMI	pair difference	FALSE	TRUE	inherited blood sampling weight	triple	1416
CHARLS_main__NoBMI	between	intercept	pair mean	FALSE	FALSE	inherited blood sampling weight	charls	5207
CHARLS_main__NoBMI	between	waist_10cm	pair mean	FALSE	FALSE	inherited blood sampling weight	charls	5207
CHARLS_main__NoBMI	between	age_10y	pair mean	FALSE	FALSE	inherited blood sampling weight	charls	5207
CHARLS_main__NoBMI	between	male	pair mean	FALSE	FALSE	inherited blood sampling weight	charls	5207
CHARLS_main__NoBMI	between	smoking	pair mean	FALSE	FALSE	inherited blood sampling weight	charls	5207
CHARLS_main__NoBMI	between	interval_y	pair mean	FALSE	FALSE	inherited blood sampling weight	charls	5207
CHARLS_main__NoBMI	within	intercept	pair difference	FALSE	FALSE	inherited blood sampling weight	charls	5207
CHARLS_main__NoBMI	within	waist_10cm	pair difference	FALSE	FALSE	inherited blood sampling weight	charls	5207
CHARLS_main__NoBMI	within	age_10y	pair difference	FALSE	FALSE	inherited blood sampling weight	charls	5207
CHARLS_main__NoBMI	within	male	pair difference	FALSE	FALSE	inherited blood sampling weight	charls	5207
CHARLS_main__NoBMI	within	smoking	pair difference	FALSE	FALSE	inherited blood sampling weight	charls	5207
CHARLS_main__NoBMI	within	interval_y	pair difference	FALSE	FALSE	inherited blood sampling weight	charls	5207
CHARLS_main__BMI	between	intercept	pair mean	FALSE	TRUE	inherited blood sampling weight	charls	5207
CHARLS_main__BMI	between	waist_10cm	pair mean	FALSE	TRUE	inherited blood sampling weight	charls	5207
CHARLS_main__BMI	between	age_10y	pair mean	FALSE	TRUE	inherited blood sampling weight	charls	5207
CHARLS_main__BMI	between	male	pair mean	FALSE	TRUE	inherited blood sampling weight	charls	5207
CHARLS_main__BMI	between	smoking	pair mean	FALSE	TRUE	inherited blood sampling weight	charls	5207
CHARLS_main__BMI	between	interval_y	pair mean	FALSE	TRUE	inherited blood sampling weight	charls	5207
CHARLS_main__BMI	between	BMI	pair mean	FALSE	TRUE	inherited blood sampling weight	charls	5207
CHARLS_main__BMI	within	intercept	pair difference	FALSE	TRUE	inherited blood sampling weight	charls	5207
CHARLS_main__BMI	within	waist_10cm	pair difference	FALSE	TRUE	inherited blood sampling weight	charls	5207
CHARLS_main__BMI	within	age_10y	pair difference	FALSE	TRUE	inherited blood sampling weight	charls	5207
CHARLS_main__BMI	within	male	pair difference	FALSE	TRUE	inherited blood sampling weight	charls	5207
CHARLS_main__BMI	within	smoking	pair difference	FALSE	TRUE	inherited blood sampling weight	charls	5207
CHARLS_main__BMI	within	interval_y	pair difference	FALSE	TRUE	inherited blood sampling weight	charls	5207
CHARLS_main__BMI	within	BMI	pair difference	FALSE	TRUE	inherited blood sampling weight	charls	5207
CHARLS_positive__NoBMI	between	intercept	pair mean	FALSE	FALSE	inherited blood sampling weight	charls	5404
CHARLS_positive__NoBMI	between	waist_10cm	pair mean	FALSE	FALSE	inherited blood sampling weight	charls	5404
CHARLS_positive__NoBMI	between	age_10y	pair mean	FALSE	FALSE	inherited blood sampling weight	charls	5404
CHARLS_positive__NoBMI	between	male	pair mean	FALSE	FALSE	inherited blood sampling weight	charls	5404
CHARLS_positive__NoBMI	between	smoking	pair mean	FALSE	FALSE	inherited blood sampling weight	charls	5404
CHARLS_positive__NoBMI	between	interval_y	pair mean	FALSE	FALSE	inherited blood sampling weight	charls	5404
CHARLS_positive__NoBMI	within	intercept	pair difference	FALSE	FALSE	inherited blood sampling weight	charls	5404
CHARLS_positive__NoBMI	within	waist_10cm	pair difference	FALSE	FALSE	inherited blood sampling weight	charls	5404
CHARLS_positive__NoBMI	within	age_10y	pair difference	FALSE	FALSE	inherited blood sampling weight	charls	5404
CHARLS_positive__NoBMI	within	male	pair difference	FALSE	FALSE	inherited blood sampling weight	charls	5404
CHARLS_positive__NoBMI	within	smoking	pair difference	FALSE	FALSE	inherited blood sampling weight	charls	5404
CHARLS_positive__NoBMI	within	interval_y	pair difference	FALSE	FALSE	inherited blood sampling weight	charls	5404
CHARLS_positive__BMI	between	intercept	pair mean	FALSE	TRUE	inherited blood sampling weight	charls	5404
CHARLS_positive__BMI	between	waist_10cm	pair mean	FALSE	TRUE	inherited blood sampling weight	charls	5404
CHARLS_positive__BMI	between	age_10y	pair mean	FALSE	TRUE	inherited blood sampling weight	charls	5404
CHARLS_positive__BMI	between	male	pair mean	FALSE	TRUE	inherited blood sampling weight	charls	5404
CHARLS_positive__BMI	between	smoking	pair mean	FALSE	TRUE	inherited blood sampling weight	charls	5404
CHARLS_positive__BMI	between	interval_y	pair mean	FALSE	TRUE	inherited blood sampling weight	charls	5404
CHARLS_positive__BMI	between	BMI	pair mean	FALSE	TRUE	inherited blood sampling weight	charls	5404
CHARLS_positive__BMI	within	intercept	pair difference	FALSE	TRUE	inherited blood sampling weight	charls	5404
CHARLS_positive__BMI	within	waist_10cm	pair difference	FALSE	TRUE	inherited blood sampling weight	charls	5404
CHARLS_positive__BMI	within	age_10y	pair difference	FALSE	TRUE	inherited blood sampling weight	charls	5404
CHARLS_positive__BMI	within	male	pair difference	FALSE	TRUE	inherited blood sampling weight	charls	5404
CHARLS_positive__BMI	within	smoking	pair difference	FALSE	TRUE	inherited blood sampling weight	charls	5404
CHARLS_positive__BMI	within	interval_y	pair difference	FALSE	TRUE	inherited blood sampling weight	charls	5404
CHARLS_positive__BMI	within	BMI	pair difference	FALSE	TRUE	inherited blood sampling weight	charls	5404
CHARLS_no_TG_topcode__NoBMI	between	intercept	pair mean	FALSE	FALSE	inherited blood sampling weight	charls	5137
CHARLS_no_TG_topcode__NoBMI	between	waist_10cm	pair mean	FALSE	FALSE	inherited blood sampling weight	charls	5137
CHARLS_no_TG_topcode__NoBMI	between	age_10y	pair mean	FALSE	FALSE	inherited blood sampling weight	charls	5137
CHARLS_no_TG_topcode__NoBMI	between	male	pair mean	FALSE	FALSE	inherited blood sampling weight	charls	5137
CHARLS_no_TG_topcode__NoBMI	between	smoking	pair mean	FALSE	FALSE	inherited blood sampling weight	charls	5137
CHARLS_no_TG_topcode__NoBMI	between	interval_y	pair mean	FALSE	FALSE	inherited blood sampling weight	charls	5137
CHARLS_no_TG_topcode__NoBMI	within	intercept	pair difference	FALSE	FALSE	inherited blood sampling weight	charls	5137
CHARLS_no_TG_topcode__NoBMI	within	waist_10cm	pair difference	FALSE	FALSE	inherited blood sampling weight	charls	5137
CHARLS_no_TG_topcode__NoBMI	within	age_10y	pair difference	FALSE	FALSE	inherited blood sampling weight	charls	5137
CHARLS_no_TG_topcode__NoBMI	within	male	pair difference	FALSE	FALSE	inherited blood sampling weight	charls	5137
CHARLS_no_TG_topcode__NoBMI	within	smoking	pair difference	FALSE	FALSE	inherited blood sampling weight	charls	5137
CHARLS_no_TG_topcode__NoBMI	within	interval_y	pair difference	FALSE	FALSE	inherited blood sampling weight	charls	5137
CHARLS_no_TG_topcode__BMI	between	intercept	pair mean	FALSE	TRUE	inherited blood sampling weight	charls	5137
CHARLS_no_TG_topcode__BMI	between	waist_10cm	pair mean	FALSE	TRUE	inherited blood sampling weight	charls	5137
CHARLS_no_TG_topcode__BMI	between	age_10y	pair mean	FALSE	TRUE	inherited blood sampling weight	charls	5137
CHARLS_no_TG_topcode__BMI	between	male	pair mean	FALSE	TRUE	inherited blood sampling weight	charls	5137
CHARLS_no_TG_topcode__BMI	between	smoking	pair mean	FALSE	TRUE	inherited blood sampling weight	charls	5137
CHARLS_no_TG_topcode__BMI	between	interval_y	pair mean	FALSE	TRUE	inherited blood sampling weight	charls	5137
CHARLS_no_TG_topcode__BMI	between	BMI	pair mean	FALSE	TRUE	inherited blood sampling weight	charls	5137
CHARLS_no_TG_topcode__BMI	within	intercept	pair difference	FALSE	TRUE	inherited blood sampling weight	charls	5137
CHARLS_no_TG_topcode__BMI	within	waist_10cm	pair difference	FALSE	TRUE	inherited blood sampling weight	charls	5137
CHARLS_no_TG_topcode__BMI	within	age_10y	pair difference	FALSE	TRUE	inherited blood sampling weight	charls	5137
CHARLS_no_TG_topcode__BMI	within	male	pair difference	FALSE	TRUE	inherited blood sampling weight	charls	5137
CHARLS_no_TG_topcode__BMI	within	smoking	pair difference	FALSE	TRUE	inherited blood sampling weight	charls	5137
CHARLS_no_TG_topcode__BMI	within	interval_y	pair difference	FALSE	TRUE	inherited blood sampling weight	charls	5137
CHARLS_no_TG_topcode__BMI	within	BMI	pair difference	FALSE	TRUE	inherited blood sampling weight	charls	5137
CHARLS_med_unadjusted__NoBMI	between	intercept	pair mean	FALSE	FALSE	inherited blood sampling weight	charls	4577
CHARLS_med_unadjusted__NoBMI	between	waist_10cm	pair mean	FALSE	FALSE	inherited blood sampling weight	charls	4577
CHARLS_med_unadjusted__NoBMI	between	age_10y	pair mean	FALSE	FALSE	inherited blood sampling weight	charls	4577
CHARLS_med_unadjusted__NoBMI	between	male	pair mean	FALSE	FALSE	inherited blood sampling weight	charls	4577
CHARLS_med_unadjusted__NoBMI	between	smoking	pair mean	FALSE	FALSE	inherited blood sampling weight	charls	4577
CHARLS_med_unadjusted__NoBMI	between	interval_y	pair mean	FALSE	FALSE	inherited blood sampling weight	charls	4577
CHARLS_med_unadjusted__NoBMI	within	intercept	pair difference	FALSE	FALSE	inherited blood sampling weight	charls	4577
CHARLS_med_unadjusted__NoBMI	within	waist_10cm	pair difference	FALSE	FALSE	inherited blood sampling weight	charls	4577
CHARLS_med_unadjusted__NoBMI	within	age_10y	pair difference	FALSE	FALSE	inherited blood sampling weight	charls	4577
CHARLS_med_unadjusted__NoBMI	within	male	pair difference	FALSE	FALSE	inherited blood sampling weight	charls	4577
CHARLS_med_unadjusted__NoBMI	within	smoking	pair difference	FALSE	FALSE	inherited blood sampling weight	charls	4577
CHARLS_med_unadjusted__NoBMI	within	interval_y	pair difference	FALSE	FALSE	inherited blood sampling weight	charls	4577
CHARLS_med_unadjusted__BMI	between	intercept	pair mean	FALSE	TRUE	inherited blood sampling weight	charls	4577
CHARLS_med_unadjusted__BMI	between	waist_10cm	pair mean	FALSE	TRUE	inherited blood sampling weight	charls	4577
CHARLS_med_unadjusted__BMI	between	age_10y	pair mean	FALSE	TRUE	inherited blood sampling weight	charls	4577
CHARLS_med_unadjusted__BMI	between	male	pair mean	FALSE	TRUE	inherited blood sampling weight	charls	4577
CHARLS_med_unadjusted__BMI	between	smoking	pair mean	FALSE	TRUE	inherited blood sampling weight	charls	4577
CHARLS_med_unadjusted__BMI	between	interval_y	pair mean	FALSE	TRUE	inherited blood sampling weight	charls	4577
CHARLS_med_unadjusted__BMI	between	BMI	pair mean	FALSE	TRUE	inherited blood sampling weight	charls	4577
CHARLS_med_unadjusted__BMI	within	intercept	pair difference	FALSE	TRUE	inherited blood sampling weight	charls	4577
CHARLS_med_unadjusted__BMI	within	waist_10cm	pair difference	FALSE	TRUE	inherited blood sampling weight	charls	4577
CHARLS_med_unadjusted__BMI	within	age_10y	pair difference	FALSE	TRUE	inherited blood sampling weight	charls	4577
CHARLS_med_unadjusted__BMI	within	male	pair difference	FALSE	TRUE	inherited blood sampling weight	charls	4577
CHARLS_med_unadjusted__BMI	within	smoking	pair difference	FALSE	TRUE	inherited blood sampling weight	charls	4577
CHARLS_med_unadjusted__BMI	within	interval_y	pair difference	FALSE	TRUE	inherited blood sampling weight	charls	4577
CHARLS_med_unadjusted__BMI	within	BMI	pair difference	FALSE	TRUE	inherited blood sampling weight	charls	4577
CHARLS_med_adjusted__NoBMI	between	intercept	pair mean	TRUE	FALSE	inherited blood sampling weight	charls	4577
CHARLS_med_adjusted__NoBMI	between	waist_10cm	pair mean	TRUE	FALSE	inherited blood sampling weight	charls	4577
CHARLS_med_adjusted__NoBMI	between	age_10y	pair mean	TRUE	FALSE	inherited blood sampling weight	charls	4577
CHARLS_med_adjusted__NoBMI	between	male	pair mean	TRUE	FALSE	inherited blood sampling weight	charls	4577
CHARLS_med_adjusted__NoBMI	between	smoking	pair mean	TRUE	FALSE	inherited blood sampling weight	charls	4577
CHARLS_med_adjusted__NoBMI	between	interval_y	pair mean	TRUE	FALSE	inherited blood sampling weight	charls	4577
CHARLS_med_adjusted__NoBMI	between	bp_med	pair mean	TRUE	FALSE	inherited blood sampling weight	charls	4577
CHARLS_med_adjusted__NoBMI	between	lipid_med	pair mean	TRUE	FALSE	inherited blood sampling weight	charls	4577
CHARLS_med_adjusted__NoBMI	between	diabetes_med	pair mean	TRUE	FALSE	inherited blood sampling weight	charls	4577
CHARLS_med_adjusted__NoBMI	within	intercept	pair difference	TRUE	FALSE	inherited blood sampling weight	charls	4577
CHARLS_med_adjusted__NoBMI	within	waist_10cm	pair difference	TRUE	FALSE	inherited blood sampling weight	charls	4577
CHARLS_med_adjusted__NoBMI	within	age_10y	pair difference	TRUE	FALSE	inherited blood sampling weight	charls	4577
CHARLS_med_adjusted__NoBMI	within	male	pair difference	TRUE	FALSE	inherited blood sampling weight	charls	4577
CHARLS_med_adjusted__NoBMI	within	smoking	pair difference	TRUE	FALSE	inherited blood sampling weight	charls	4577
CHARLS_med_adjusted__NoBMI	within	interval_y	pair difference	TRUE	FALSE	inherited blood sampling weight	charls	4577
CHARLS_med_adjusted__NoBMI	within	bp_med	pair difference	TRUE	FALSE	inherited blood sampling weight	charls	4577
CHARLS_med_adjusted__NoBMI	within	lipid_med	pair difference	TRUE	FALSE	inherited blood sampling weight	charls	4577
CHARLS_med_adjusted__NoBMI	within	diabetes_med	pair difference	TRUE	FALSE	inherited blood sampling weight	charls	4577
CHARLS_med_adjusted__BMI	between	intercept	pair mean	TRUE	TRUE	inherited blood sampling weight	charls	4577
CHARLS_med_adjusted__BMI	between	waist_10cm	pair mean	TRUE	TRUE	inherited blood sampling weight	charls	4577
CHARLS_med_adjusted__BMI	between	age_10y	pair mean	TRUE	TRUE	inherited blood sampling weight	charls	4577
CHARLS_med_adjusted__BMI	between	male	pair mean	TRUE	TRUE	inherited blood sampling weight	charls	4577
CHARLS_med_adjusted__BMI	between	smoking	pair mean	TRUE	TRUE	inherited blood sampling weight	charls	4577
CHARLS_med_adjusted__BMI	between	interval_y	pair mean	TRUE	TRUE	inherited blood sampling weight	charls	4577
CHARLS_med_adjusted__BMI	between	BMI	pair mean	TRUE	TRUE	inherited blood sampling weight	charls	4577
CHARLS_med_adjusted__BMI	between	bp_med	pair mean	TRUE	TRUE	inherited blood sampling weight	charls	4577
CHARLS_med_adjusted__BMI	between	lipid_med	pair mean	TRUE	TRUE	inherited blood sampling weight	charls	4577
CHARLS_med_adjusted__BMI	between	diabetes_med	pair mean	TRUE	TRUE	inherited blood sampling weight	charls	4577
CHARLS_med_adjusted__BMI	within	intercept	pair difference	TRUE	TRUE	inherited blood sampling weight	charls	4577
CHARLS_med_adjusted__BMI	within	waist_10cm	pair difference	TRUE	TRUE	inherited blood sampling weight	charls	4577
CHARLS_med_adjusted__BMI	within	age_10y	pair difference	TRUE	TRUE	inherited blood sampling weight	charls	4577
CHARLS_med_adjusted__BMI	within	male	pair difference	TRUE	TRUE	inherited blood sampling weight	charls	4577
CHARLS_med_adjusted__BMI	within	smoking	pair difference	TRUE	TRUE	inherited blood sampling weight	charls	4577
CHARLS_med_adjusted__BMI	within	interval_y	pair difference	TRUE	TRUE	inherited blood sampling weight	charls	4577
CHARLS_med_adjusted__BMI	within	BMI	pair difference	TRUE	TRUE	inherited blood sampling weight	charls	4577
CHARLS_med_adjusted__BMI	within	bp_med	pair difference	TRUE	TRUE	inherited blood sampling weight	charls	4577
CHARLS_med_adjusted__BMI	within	lipid_med	pair difference	TRUE	TRUE	inherited blood sampling weight	charls	4577
CHARLS_med_adjusted__BMI	within	diabetes_med	pair difference	TRUE	TRUE	inherited blood sampling weight	charls	4577
CHARLS_med_unchanged__NoBMI	between	intercept	pair mean	FALSE	FALSE	inherited blood sampling weight	charls	3710
CHARLS_med_unchanged__NoBMI	between	waist_10cm	pair mean	FALSE	FALSE	inherited blood sampling weight	charls	3710
CHARLS_med_unchanged__NoBMI	between	age_10y	pair mean	FALSE	FALSE	inherited blood sampling weight	charls	3710
CHARLS_med_unchanged__NoBMI	between	male	pair mean	FALSE	FALSE	inherited blood sampling weight	charls	3710
CHARLS_med_unchanged__NoBMI	between	smoking	pair mean	FALSE	FALSE	inherited blood sampling weight	charls	3710
CHARLS_med_unchanged__NoBMI	between	interval_y	pair mean	FALSE	FALSE	inherited blood sampling weight	charls	3710
CHARLS_med_unchanged__NoBMI	within	intercept	pair difference	FALSE	FALSE	inherited blood sampling weight	charls	3710
CHARLS_med_unchanged__NoBMI	within	waist_10cm	pair difference	FALSE	FALSE	inherited blood sampling weight	charls	3710
CHARLS_med_unchanged__NoBMI	within	age_10y	pair difference	FALSE	FALSE	inherited blood sampling weight	charls	3710
CHARLS_med_unchanged__NoBMI	within	male	pair difference	FALSE	FALSE	inherited blood sampling weight	charls	3710
CHARLS_med_unchanged__NoBMI	within	smoking	pair difference	FALSE	FALSE	inherited blood sampling weight	charls	3710
CHARLS_med_unchanged__NoBMI	within	interval_y	pair difference	FALSE	FALSE	inherited blood sampling weight	charls	3710
CHARLS_med_unchanged__BMI	between	intercept	pair mean	FALSE	TRUE	inherited blood sampling weight	charls	3710
CHARLS_med_unchanged__BMI	between	waist_10cm	pair mean	FALSE	TRUE	inherited blood sampling weight	charls	3710
CHARLS_med_unchanged__BMI	between	age_10y	pair mean	FALSE	TRUE	inherited blood sampling weight	charls	3710
CHARLS_med_unchanged__BMI	between	male	pair mean	FALSE	TRUE	inherited blood sampling weight	charls	3710
CHARLS_med_unchanged__BMI	between	smoking	pair mean	FALSE	TRUE	inherited blood sampling weight	charls	3710
CHARLS_med_unchanged__BMI	between	interval_y	pair mean	FALSE	TRUE	inherited blood sampling weight	charls	3710
CHARLS_med_unchanged__BMI	between	BMI	pair mean	FALSE	TRUE	inherited blood sampling weight	charls	3710
CHARLS_med_unchanged__BMI	within	intercept	pair difference	FALSE	TRUE	inherited blood sampling weight	charls	3710
CHARLS_med_unchanged__BMI	within	waist_10cm	pair difference	FALSE	TRUE	inherited blood sampling weight	charls	3710
CHARLS_med_unchanged__BMI	within	age_10y	pair difference	FALSE	TRUE	inherited blood sampling weight	charls	3710
CHARLS_med_unchanged__BMI	within	male	pair difference	FALSE	TRUE	inherited blood sampling weight	charls	3710
CHARLS_med_unchanged__BMI	within	smoking	pair difference	FALSE	TRUE	inherited blood sampling weight	charls	3710
CHARLS_med_unchanged__BMI	within	interval_y	pair difference	FALSE	TRUE	inherited blood sampling weight	charls	3710
CHARLS_med_unchanged__BMI	within	BMI	pair difference	FALSE	TRUE	inherited blood sampling weight	charls	3710
CHARLS_fasting__NoBMI	between	intercept	pair mean	FALSE	FALSE	inherited blood sampling weight	charls	4018
CHARLS_fasting__NoBMI	between	waist_10cm	pair mean	FALSE	FALSE	inherited blood sampling weight	charls	4018
CHARLS_fasting__NoBMI	between	age_10y	pair mean	FALSE	FALSE	inherited blood sampling weight	charls	4018
CHARLS_fasting__NoBMI	between	male	pair mean	FALSE	FALSE	inherited blood sampling weight	charls	4018
CHARLS_fasting__NoBMI	between	smoking	pair mean	FALSE	FALSE	inherited blood sampling weight	charls	4018
CHARLS_fasting__NoBMI	between	interval_y	pair mean	FALSE	FALSE	inherited blood sampling weight	charls	4018
CHARLS_fasting__NoBMI	within	intercept	pair difference	FALSE	FALSE	inherited blood sampling weight	charls	4018
CHARLS_fasting__NoBMI	within	waist_10cm	pair difference	FALSE	FALSE	inherited blood sampling weight	charls	4018
CHARLS_fasting__NoBMI	within	age_10y	pair difference	FALSE	FALSE	inherited blood sampling weight	charls	4018
CHARLS_fasting__NoBMI	within	male	pair difference	FALSE	FALSE	inherited blood sampling weight	charls	4018
CHARLS_fasting__NoBMI	within	smoking	pair difference	FALSE	FALSE	inherited blood sampling weight	charls	4018
CHARLS_fasting__NoBMI	within	interval_y	pair difference	FALSE	FALSE	inherited blood sampling weight	charls	4018
CHARLS_fasting__BMI	between	intercept	pair mean	FALSE	TRUE	inherited blood sampling weight	charls	4018
CHARLS_fasting__BMI	between	waist_10cm	pair mean	FALSE	TRUE	inherited blood sampling weight	charls	4018
CHARLS_fasting__BMI	between	age_10y	pair mean	FALSE	TRUE	inherited blood sampling weight	charls	4018
CHARLS_fasting__BMI	between	male	pair mean	FALSE	TRUE	inherited blood sampling weight	charls	4018
CHARLS_fasting__BMI	between	smoking	pair mean	FALSE	TRUE	inherited blood sampling weight	charls	4018
CHARLS_fasting__BMI	between	interval_y	pair mean	FALSE	TRUE	inherited blood sampling weight	charls	4018
CHARLS_fasting__BMI	between	BMI	pair mean	FALSE	TRUE	inherited blood sampling weight	charls	4018
CHARLS_fasting__BMI	within	intercept	pair difference	FALSE	TRUE	inherited blood sampling weight	charls	4018
CHARLS_fasting__BMI	within	waist_10cm	pair difference	FALSE	TRUE	inherited blood sampling weight	charls	4018
CHARLS_fasting__BMI	within	age_10y	pair difference	FALSE	TRUE	inherited blood sampling weight	charls	4018
CHARLS_fasting__BMI	within	male	pair difference	FALSE	TRUE	inherited blood sampling weight	charls	4018
CHARLS_fasting__BMI	within	smoking	pair difference	FALSE	TRUE	inherited blood sampling weight	charls	4018
CHARLS_fasting__BMI	within	interval_y	pair difference	FALSE	TRUE	inherited blood sampling weight	charls	4018
CHARLS_fasting__BMI	within	BMI	pair difference	FALSE	TRUE	inherited blood sampling weight	charls	4018
